# Genetic and environmental regulation of caudate nucleus transcriptome: insight into schizophrenia risk and the dopamine system

**DOI:** 10.1101/2020.11.18.20230540

**Authors:** Kynon JM Benjamin, Arthur S Feltrin, André Rocha Barbosa, Andrew E Jaffe, Leonardo Collado-Torres, Emily E Burke, Joo Heon Shin, William S Ulrich, Amy Deep-Soboslay, Ran Tao, the BrainSeq Consortium, Thomas M Hyde, Joel E Kleinman, Jennifer A Erwin, Daniel R Weinberger, Apuã CM Paquola

## Abstract

Increased dopamine (DA) signaling in the striatum has been a cornerstone hypothesis about psychosis for over 50 years. Increased dopamine release results in psychotic symptoms, while D2 dopamine receptor (DRD2) antagonists are antipsychotic. Recent schizophrenia GWAS identified risk-associated common variants near the DRD2 gene, but the risk mechanism has been unclear. To gain novel insight into risk mechanisms underlying schizophrenia, we performed a comprehensive analysis of the genetic and transcriptional landscape of schizophrenia in postmortem caudate nucleus from a cohort of 444 individuals. Integrating expression quantitative trait loci (eQTL) analysis, transcriptome wide association study (TWAS), and differential expression analysis, we found many new genes associated with schizophrenia through genetic modulation of gene expression. Using a new approach based on deep neural networks, we construct caudate nucleus gene expression networks that highlight interactions involving schizophrenia risk. Interestingly, we found that genetic risk for schizophrenia is associated with decreased expression of the short isoform of *DRD2*, which encodes the presynaptic autoreceptor, and not with the long isoform, which encodes the postsynaptic receptor. This association suggests that decreased control of presynaptic DA release is a potential genetic mechanism of schizophrenia risk. Altogether, these analyses provide a new resource for the study of schizophrenia that can bring insight into risk mechanisms and potential novel therapeutic targets.
