## Supplementary material for "Genetic and environmental regulation of caudate nucleus transcriptome: insight into schizophrenia risk and the dopamine system": Data S8: caudate_phenotypes.csv

BrNum	RNum	Region	RIN	Age	Sex	Dx
Br1303	R12864	Caudate	9.6	40-50	F	Schizo
Br1320	R12865	Caudate	9.5	50-60	M	Schizo
Br1321	R12866	Caudate	9.1	50-60	F	Schizo
Br1326	R12867	Caudate	9.2	70-80	M	Schizo
Br1418	R12868	Caudate	9.5	40-50	M	Schizo
Br1420	R12869	Caudate	9.1	80-90	F	Schizo
Br1436	R12870	Caudate	9.6	30-40	M	Schizo
Br1441	R12871	Caudate	9.6	40-50	M	Schizo
Br949	R12872	Caudate	9.2	10-20	M	Control
Br991	R12873	Caudate	9.4	30-40	M	Control
Br909	R12874	Caudate	7.4	50-60	F	Control
Br1157	R12890	Caudate	9.4	60-70	M	Control
Br1167	R12891	Caudate	9.6	40-50	M	Control
Br1185	R12892	Caudate	9.9	50-60	F	Control
Br1187	R12893	Caudate	9.7	20-30	F	Control
Br1263	R12894	Caudate	9.7	40-50	F	Control
Br1280	R12895	Caudate	9.3	60-70	F	Schizo
Br836	R12926	Caudate	9.7	20-30	M	Control
Br845	R12927	Caudate	9.5	20-30	M	Control
Br873	R12928	Caudate	8.7	50-60	F	Schizo
Br858	R12929	Caudate	9.4	60-70	F	Schizo
Br1183	R12930	Caudate	9.4	20-30	F	Schizo
Br1265	R12931	Caudate	9.4	60-70	M	Schizo
Br1305	R12962	Caudate	7.0	50-60	M	Control
Br1315	R12963	Caudate	9.1	60-70	F	Schizo
Br1324	R12964	Caudate	6.9	30-40	F	Control
Br1325	R12965	Caudate	6.5	40-50	F	Control
Br1610	R12966	Caudate	9.9	10-20	M	Schizo
Br1958	R12967	Caudate	9.6	40-50	F	Schizo
Br1989	R12968	Caudate	9.1	50-60	M	Schizo
Br2470	R12969	Caudate	9.0	40-50	F	Schizo
Br2481	R12970	Caudate	9.0	50-60	M	Schizo
Br1227	R12973	Caudate	7.2	20-30	F	Control
Br1271	R12974	Caudate	7.2	40-50	M	Control
Br1275	R12975	Caudate	7.9	60-70	M	Control
Br1279	R12976	Caudate	7.1	10-20	M	Control
Br1281	R12977	Caudate	7.8	20-30	M	Control
Br1283	R12978	Caudate	7.3	30-40	M	Schizo
Br1285	R12979	Caudate	7.6	50-60	M	Control
Br1447	R12982	Caudate	6.5	50-60	M	Schizo
Br1448	R12983	Caudate	7.3	10-20	M	Schizo
Br1464	R12984	Caudate	6.0	50-60	F	Schizo
Br1479	R12985	Caudate	7.1	50-60	M	Schizo
Br1987	R12986	Caudate	7.6	50-60	M	Control
Br1994	R12987	Caudate	7.2	50-60	M	Schizo
Br2020	R12988	Caudate	7.3	50-60	M	Schizo
Br2038	R12989	Caudate	7.1	40-50	M	Schizo
Br2261	R12991	Caudate	7.1	50-60	M	Schizo
Br2353	R12992	Caudate	7.2	50-60	M	Schizo
Br2509	R12994	Caudate	7.5	50-60	M	Schizo
Br2585	R12995	Caudate	7.2	30-40	F	Schizo
Br1306	R12997	Caudate	7.0	20-30	M	Control
Br1314	R12998	Caudate	6.7	50-60	F	Control
Br1346	R13000	Caudate	7.1	20-30	M	Control
Br1348	R13001	Caudate	7.0	40-50	F	Control
Br1351	R13002	Caudate	7.2	50-60	M	Control
Br1927	R13003	Caudate	7.3	40-50	M	Control
Br2378	R13004	Caudate	7.0	30-40	M	Schizo
Br2393	R13005	Caudate	7.0	60-70	F	Schizo
Br2464	R13006	Caudate	7.1	40-50	M	Schizo
Br2494	R13007	Caudate	7.4	50-60	M	Schizo
Br1384	R13010	Caudate	7.6	50-60	M	Control
Br1390	R13012	Caudate	8.2	40-50	F	Control
Br1408	R13014	Caudate	8.0	30-40	M	Control
Br1410	R13015	Caudate	9.2	20-30	M	Control
Br1412	R13016	Caudate	9.2	10-20	F	Control
Br2064	R13018	Caudate	8.1	40-50	M	Control
Br5073	R13019	Caudate	8.2	60-70	M	Schizo
Br5179	R13020	Caudate	8.3	50-60	M	Schizo
Br5217	R13021	Caudate	6.0	20-30	M	Schizo
Br5224	R13022	Caudate	8.1	40-50	M	Schizo
Br5234	R13023	Caudate	8.1	60-70	M	Schizo
Br5282	R13024	Caudate	8.4	50-60	M	Schizo
Br5295	R13025	Caudate	8.4	50-60	M	Schizo
Br5319	R13026	Caudate	8.0	60-70	M	Schizo
Br5355	R13027	Caudate	6.9	40-50	M	Schizo
Br5359	R13028	Caudate	9.5	70-80	M	Schizo
Br5372	R13029	Caudate	7.5	30-40	M	Schizo
Br5373	R13030	Caudate	8.9	40-50	M	Schizo
Br5398	R13031	Caudate	8.8	50-60	M	Schizo
Br1424	R13032	Caudate	8.5	50-60	M	Control
Br1494	R13034	Caudate	7.8	60-70	F	Control
Br1504	R13035	Caudate	8.2	60-70	M	Control
Br1531	R13036	Caudate	8.4	10-20	M	Control
Br1909	R13037	Caudate	7.5	60-70	M	Control
Br2046	R13039	Caudate	8.7	40-50	M	Control
Br5467	R13041	Caudate	8.6	40-50	M	Schizo
Br5475	R13042	Caudate	8.2	60-70	M	Schizo
Br2053	R13044	Caudate	8.3	60-70	M	Control
Br2063	R13045	Caudate	6.4	10-20	M	Control
Br2074	R13046	Caudate	7.6	40-50	M	Control
Br2076	R13047	Caudate	7.3	50-60	M	Control
Br2080	R13048	Caudate	7.8	30-40	M	Control
Br2267	R13051	Caudate	5.9	40-50	M	Control
Br2285	R13053	Caudate	7.9	50-60	M	Control
Br2288	R13054	Caudate	8.5	40-50	M	Control
Br2474	R13055	Caudate	7.5	50-60	M	Control
Br2476	R13056	Caudate	7.5	40-50	M	Control
Br2513	R13058	Caudate	7.7	50-60	M	Control
Br2521	R13059	Caudate	7.0	50-60	M	Control
Br2533	R13060	Caudate	7.4	40-50	M	Control
Br2534	R13061	Caudate	7.4	50-60	M	Control
Br2539	R13063	Caudate	7.3	80-90	M	Control
Br2557	R13064	Caudate	7.3	40-50	M	Control
Br2573	R13065	Caudate	8.2	40-50	M	Control
Br2587	R13066	Caudate	7.4	50-60	M	Control
Br5315	R13067	Caudate	8.2	20-30	M	Schizo
Br2542	R13068	Caudate	8.2	50-60	M	Control
Br2543	R13069	Caudate	8.1	50-60	M	Control
Br2582	R13070	Caudate	8.1	40-50	M	Control
Br5005	R13071	Caudate	8.3	60-70	F	Control
Br5024	R13074	Caudate	6.3	40-50	M	Control
Br5026	R13075	Caudate	7.9	80-90	M	Control
Br5053	R13076	Caudate	8.7	50-60	M	Control
Br5062	R13077	Caudate	8.2	80-90	M	Control
Br5066	R13078	Caudate	7.5	10-20	M	Control
Br5135	R13079	Caudate	7.7	30-40	M	Control
Br5154	R13081	Caudate	9.1	40-50	M	Control
Br5155	R13082	Caudate	6.9	30-40	F	Control
Br5161	R13083	Caudate	8.4	50-60	M	Control
Br5165	R13084	Caudate	7.9	60-70	M	Control
Br5168	R13086	Caudate	6.6	60-70	M	Control
Br5182	R13087	Caudate	9.4	40-50	M	Control
Br5190	R13088	Caudate	7.7	70-80	M	Control
Br5200	R13089	Caudate	7.1	70-80	M	Control
Br5205	R13090	Caudate	7.6	50-60	M	Control
Br5207	R13091	Caudate	7.4	60-70	M	Control
Br5212	R13106	Caudate	8.2	50-60	M	Control
Br5228	R13109	Caudate	7.8	50-60	F	Control
Br5232	R13110	Caudate	7.0	50-60	F	Control
Br5235	R13111	Caudate	7.8	40-50	M	Control
Br5237	R13112	Caudate	7.8	80-90	M	Control
Br5239	R13113	Caudate	7.2	80-90	F	Control
Br5243	R13114	Caudate	8.2	70-80	M	Control
Br5250	R13115	Caudate	8.3	70-80	M	Control
Br5253	R13116	Caudate	8.2	80-90	M	Control
Br5259	R13117	Caudate	8.1	70-80	M	Control
Br5262	R13118	Caudate	8.1	60-70	M	Control
Br5264	R13119	Caudate	8.1	20-30	F	Control
Br5276	R13121	Caudate	6.8	50-60	M	Control
Br5280	R13122	Caudate	8.3	50-60	F	Control
Br5286	R13123	Caudate	7.4	40-50	F	Control
Br5287	R13124	Caudate	8.3	40-50	M	Control
Br5292	R13125	Caudate	8.0	30-40	M	Control
Br5310	R13126	Caudate	6.5	70-80	M	Control
Br5314	R13127	Caudate	7.9	40-50	F	Control
Br5323	R13128	Caudate	7.9	30-40	M	Control
Br5324	R13129	Caudate	8.2	50-60	M	Control
Br5330	R13130	Caudate	8.0	50-60	M	Control
Br5338	R13131	Caudate	7.5	20-30	M	Control
Br5347	R13132	Caudate	7.8	80-90	F	Control
Br5348	R13133	Caudate	8.2	50-60	M	Control
Br5367	R13134	Caudate	7.4	30-40	F	Control
Br5370	R13136	Caudate	7.6	20-30	F	Control
Br5401	R13137	Caudate	7.6	80-90	M	Control
Br5422	R13138	Caudate	8.0	40-50	M	Control
Br5426	R13139	Caudate	7.5	40-50	F	Control
Br5551	R13140	Caudate	6.6	30-40	M	Control
Br5584	R13141	Caudate	8.2	60-70	M	Control
Br2083	R13144	Caudate	8.5	30-40	F	Bipolar
Br5242	R13145	Caudate	7.9	70-80	M	Control
Br5417	R13146	Caudate	7.3	70-80	F	Control
Br5460	R13148	Caudate	8.1	60-70	M	Control
Br5488	R13149	Caudate	8.3	30-40	M	Schizo
Br5529	R13150	Caudate	6.1	40-50	F	Control
Br5555	R13151	Caudate	7.2	20-30	M	Control
Br5556	R13152	Caudate	5.5	30-40	M	Schizo
Br5590	R13153	Caudate	8.1	50-60	F	Schizo
Br1309	R13154	Caudate	8.5	30-40	M	Bipolar
Br1327	R13156	Caudate	7.4	40-50	M	Bipolar
Br1437	R13157	Caudate	9.3	70-80	M	Bipolar
Br1511	R13158	Caudate	9.3	40-50	F	Bipolar
Br1759	R13160	Caudate	6.4	40-50	M	Bipolar
Br1921	R13161	Caudate	8.8	40-50	M	Bipolar
Br1947	R13162	Caudate	7.0	40-50	F	Bipolar
Br1984	R13164	Caudate	8.7	20-30	M	Bipolar
Br1992	R13165	Caudate	9.3	60-70	M	Bipolar
Br2022	R13166	Caudate	10.0	40-50	M	Bipolar
Br2269	R13167	Caudate	8.5	30-40	M	Bipolar
Br1414	R13178	Caudate	8.2	30-40	M	Bipolar
Br1677	R13183	Caudate	7.6	40-50	M	Bipolar
Br1724	R13184	Caudate	7.5	30-40	M	Bipolar
Br1734	R13185	Caudate	8.1	20-30	M	Bipolar
Br1760	R13186	Caudate	8.0	50-60	M	Bipolar
Br1931	R13187	Caudate	8.3	40-50	M	Bipolar
Br871	R13190	Caudate	7.8	20-30	M	Bipolar
Br931	R13191	Caudate	7.5	20-30	M	Bipolar
Br1163	R13192	Caudate	9.0	40-50	F	Bipolar
Br1415	R13194	Caudate	8.0	50-60	M	Bipolar
Br1430	R13195	Caudate	6.8	50-60	F	Bipolar
Br1454	R13196	Caudate	8.1	20-30	F	Bipolar
Br1554	R13197	Caudate	7.4	40-50	F	Bipolar
Br1562	R13198	Caudate	8.1	30-40	M	Bipolar
Br1630	R13199	Caudate	7.7	40-50	M	Bipolar
Br1713	R13200	Caudate	7.7	20-30	M	Bipolar
Br1744	R13201	Caudate	6.9	20-30	F	Bipolar
Br1752	R13202	Caudate	7.7	30-40	F	Bipolar
Br1821	R13203	Caudate	7.6	40-50	M	Bipolar
Br1896	R13204	Caudate	7.4	40-50	M	Bipolar
Br1901	R13205	Caudate	7.1	50-60	M	Bipolar
Br1404	R13214	Caudate	7.1	40-50	M	Bipolar
Br1651	R13215	Caudate	6.7	40-50	F	Bipolar
Br2040	R13216	Caudate	7.4	50-60	F	Bipolar
Br2071	R13217	Caudate	6.5	40-50	F	Bipolar
Br2078	R13218	Caudate	7.3	60-70	F	Bipolar
Br2262	R13220	Caudate	7.1	40-50	F	Bipolar
Br2272	R13221	Caudate	7.4	50-60	F	Bipolar
Br2294	R13223	Caudate	7.6	50-60	M	Bipolar
Br2309	R13224	Caudate	7.4	60-70	M	Bipolar
Br2321	R13225	Caudate	7.2	40-50	M	Bipolar
Br823	R13226	Caudate	7.1	50-60	F	Control
Br846	R13227	Caudate	7.0	50-60	M	Control
Br848	R13229	Caudate	7.4	20-30	M	Control
Br856	R13230	Caudate	7.1	40-50	M	Schizo
Br859	R13231	Caudate	7.2	50-60	M	Control
Br863	R13232	Caudate	7.2	40-50	M	Control
Br869	R13233	Caudate	6.9	40-50	F	Schizo
Br888	R13234	Caudate	6.7	20-30	M	Schizo
Br894	R13235	Caudate	7.0	50-60	F	Control
Br914	R13236	Caudate	7.5	10-20	F	Control
Br922	R13237	Caudate	6.5	50-60	M	Control
Br948	R13238	Caudate	7.4	40-50	M	Control
Br963	R13240	Caudate	7.7	60-70	F	Schizo
Br983	R13241	Caudate	7.6	40-50	M	Schizo
Br993	R13242	Caudate	7.4	30-40	F	Control
Br1003	R13243	Caudate	7.6	50-60	F	Control
Br1004	R13244	Caudate	7.3	20-30	M	Control
Br1006	R13245	Caudate	7.4	50-60	M	Control
Br1007	R13246	Caudate	6.9	50-60	M	Control
Br1016	R13247	Caudate	7.7	20-30	M	Schizo
Br1017	R13248	Caudate	6.9	40-50	F	Control
Br1021	R13249	Caudate	7.9	60-70	M	Schizo
Br1025	R13250	Caudate	7.4	40-50	F	Schizo
Br1030	R13251	Caudate	8.2	40-50	F	Schizo
Br1039	R13252	Caudate	7.8	50-60	F	Control
Br1040	R13253	Caudate	8.3	20-30	M	Control
Br1041	R13254	Caudate	7.0	30-40	F	Schizo
Br1050	R13255	Caudate	8.4	40-50	M	Schizo
Br1053	R13256	Caudate	7.7	40-50	F	Control
Br1054	R13257	Caudate	8.2	50-60	M	Control
Br1056	R13258	Caudate	8.2	40-50	M	Control
Br1067	R13261	Caudate	8.5	70-80	M	Schizo
Br1069	R13262	Caudate	8.6	50-60	F	Control
Br1081	R13263	Caudate	9.0	50-60	M	Schizo
Br1084	R13264	Caudate	8.3	40-50	F	Schizo
Br1092	R13265	Caudate	8.4	40-50	M	Control
Br1093	R13266	Caudate	8.1	70-80	F	Schizo
Br1102	R13268	Caudate	8.3	40-50	M	Schizo
Br1109	R13269	Caudate	8.1	50-60	F	Control
Br1113	R13270	Caudate	8.6	50-60	F	Control
Br1122	R13271	Caudate	8.2	40-50	M	Control
Br1134	R13272	Caudate	8.7	30-40	F	Control
Br1135	R13273	Caudate	8.3	60-70	M	Control
Br1137	R13274	Caudate	8.1	60-70	M	Control
Br1148	R13277	Caudate	8.6	20-30	M	Control
Br1156	R13278	Caudate	8.7	50-60	F	Control
Br1160	R13279	Caudate	7.9	70-80	M	Control
Br1164	R13280	Caudate	8.5	40-50	F	Control
Br1189	R13283	Caudate	8.4	70-80	F	Schizo
Br1191	R13284	Caudate	8.2	30-40	M	Control
Br1193	R13285	Caudate	8.1	40-50	M	Control
Br1203	R13286	Caudate	8.6	20-30	M	Schizo
Br1204	R13287	Caudate	9.1	20-30	M	Control
Br1214	R13288	Caudate	8.4	60-70	M	Control
Br1221	R13289	Caudate	8.8	40-50	F	Control
Br1228	R13291	Caudate	8.1	40-50	M	Control
Br1245	R13292	Caudate	7.7	40-50	M	Schizo
Br1249	R13293	Caudate	8.1	50-60	F	Control
Br1250	R13294	Caudate	9.0	20-30	M	Control
Br1276	R13295	Caudate	8.6	20-30	M	Control
Br1288	R13296	Caudate	8.8	40-50	M	Control
Br1297	R13298	Caudate	8.2	60-70	M	Control
Br1298	R13299	Caudate	6.3	60-70	M	Schizo
Br1340	R13300	Caudate	6.4	20-30	F	Control
Br1356	R13301	Caudate	7.6	40-50	M	Control
Br1358	R13302	Caudate	6.4	40-50	M	Schizo
Br1371	R13303	Caudate	5.7	60-70	M	Schizo
Br1383	R13304	Caudate	6.5	50-60	M	Schizo
Br1389	R13305	Caudate	7.3	20-30	M	Control
Br1399	R13306	Caudate	6.7	40-50	F	Schizo
Br1442	R13311	Caudate	6.9	40-50	M	Control
Br1453	R13313	Caudate	7.8	30-40	F	Schizo
Br1455	R13314	Caudate	7.0	20-30	M	Schizo
Br1459	R13316	Caudate	5.8	40-50	F	Control
Br1474	R13318	Caudate	7.0	30-40	F	Control
Br1485	R13319	Caudate	6.1	40-50	M	Schizo
Br1487	R13320	Caudate	6.5	60-70	M	Schizo
Br1492	R13321	Caudate	6.3	70-80	M	Schizo
Br1497	R13322	Caudate	7.0	40-50	M	Schizo
Br1498	R13323	Caudate	6.9	90-100	F	Schizo
Br1503	R13324	Caudate	7.3	70-80	F	Schizo
Br1507	R13326	Caudate	7.5	30-40	M	Schizo
Br1509	R13327	Caudate	7.2	30-40	M	Schizo
Br1517	R13328	Caudate	7.8	40-50	F	Control
Br1522	R13330	Caudate	7.3	60-70	F	Control
Br1525	R13331	Caudate	7.7	40-50	F	Control
Br1526	R13332	Caudate	6.6	40-50	M	Schizo
Br1527	R13333	Caudate	7.7	60-70	F	Schizo
Br1532	R13334	Caudate	7.3	40-50	M	Control
Br1536	R13335	Caudate	7.5	50-60	M	Control
Br1537	R13336	Caudate	5.8	60-70	F	Control
Br1538	R13337	Caudate	7.3	50-60	F	Schizo
Br1539	R13338	Caudate	6.9	50-60	F	Control
Br1548	R13339	Caudate	7.4	30-40	M	Control
Br1550	R13340	Caudate	7.2	20-30	M	Control
Br1552	R13341	Caudate	7.7	60-70	F	Schizo
Br1553	R13342	Caudate	7.5	10-20	F	Control
Br1556	R13343	Caudate	7.5	20-30	F	Control
Br1558	R13344	Caudate	7.2	20-30	F	Control
Br1563	R13346	Caudate	7.8	20-30	F	Control
Br1565	R13347	Caudate	7.8	50-60	M	Control
Br1568	R13348	Caudate	7.8	30-40	M	Control
Br1571	R13349	Caudate	7.6	30-40	M	Control
Br1573	R13350	Caudate	7.4	50-60	M	Schizo
Br1576	R13351	Caudate	8.1	60-70	F	Schizo
Br1578	R13352	Caudate	8.2	40-50	M	Schizo
Br1579	R13353	Caudate	7.8	30-40	M	Schizo
Br1580	R13354	Caudate	8.3	50-60	F	Schizo
Br1585	R13355	Caudate	8.2	60-70	F	Schizo
Br1588	R13357	Caudate	7.2	50-60	M	Schizo
Br1590	R13358	Caudate	7.7	80-90	M	Schizo
Br1594	R13359	Caudate	7.8	60-70	M	Schizo
Br1595	R13360	Caudate	7.4	50-60	F	Schizo
Br1602	R13361	Caudate	8.3	80-90	F	Schizo
Br1604	R13362	Caudate	8.6	20-30	M	Control
Br1605	R13363	Caudate	8.1	40-50	M	Schizo
Br1611	R13364	Caudate	9.2	50-60	F	Control
Br1613	R13365	Caudate	8.6	70-80	M	Control
Br1615	R13366	Caudate	8.3	70-80	F	Control
Br1624	R13368	Caudate	8.0	70-80	F	Schizo
Br1644	R13370	Caudate	8.0	40-50	M	Control
Br1654	R13372	Caudate	8.6	60-70	M	Control
Br1657	R13373	Caudate	8.6	20-30	M	Control
Br1663	R13374	Caudate	8.6	40-50	M	Schizo
Br1664	R13375	Caudate	8.2	40-50	M	Schizo
Br1665	R13376	Caudate	8.2	30-40	F	Schizo
Br1669	R13378	Caudate	8.6	80-90	F	Control
Br1670	R13379	Caudate	8.6	10-20	F	Control
Br1672	R13380	Caudate	8.1	50-60	F	Schizo
Br1674	R13381	Caudate	8.6	40-50	M	Control
Br1676	R13382	Caudate	8.5	60-70	M	Schizo
Br1688	R13383	Caudate	8.2	50-60	M	Schizo
Br1691	R13385	Caudate	7.4	40-50	F	Control
Br1693	R13386	Caudate	7.8	70-80	M	Schizo
Br1695	R13387	Caudate	8.6	60-70	M	Control
Br1697	R13388	Caudate	8.0	30-40	M	Control
Br1700	R13389	Caudate	8.4	60-70	M	Schizo
Br1703	R13390	Caudate	8.5	40-50	M	Schizo
Br1722	R13393	Caudate	7.8	40-50	M	Control
Br1735	R13395	Caudate	7.6	30-40	M	Control
Br1740	R13396	Caudate	7.5	50-60	F	Schizo
Br1750	R13397	Caudate	7.7	40-50	M	Control
Br1751	R13398	Caudate	8.9	50-60	M	Schizo
Br1753	R13399	Caudate	7.8	40-50	F	Control
Br1756	R13400	Caudate	7.4	70-80	F	Control
Br1761	R13401	Caudate	7.6	30-40	M	Control
Br1764	R13402	Caudate	7.4	50-60	M	Control
Br1832	R13403	Caudate	7.4	50-60	M	Control
Br1840	R13405	Caudate	7.3	50-60	M	Schizo
Br1842	R13406	Caudate	7.7	20-30	M	Schizo
Br1848	R13407	Caudate	7.0	10-20	M	Control
Br1856	R13408	Caudate	7.6	10-20	F	Control
Br1865	R13409	Caudate	7.7	10-20	F	Control
Br1883	R13410	Caudate	7.6	40-50	M	Control
Br1898	R13411	Caudate	7.4	30-40	M	Control
Br1905	R13412	Caudate	7.7	40-50	M	Control
Br1912	R13413	Caudate	7.0	60-70	F	Schizo
Br1918	R13414	Caudate	7.4	40-50	F	Control
Br1941	R13415	Caudate	7.6	50-60	M	Schizo
Br1946	R13416	Caudate	7.3	40-50	F	Schizo
Br1960	R13417	Caudate	7.5	50-60	M	Control
Br1965	R13418	Caudate	7.6	10-20	F	Control
Br1988	R13421	Caudate	7.6	60-70	M	Schizo
Br1995	R13422	Caudate	7.6	30-40	M	Control
Br2001	R13423	Caudate	7.3	50-60	F	Schizo
Br2003	R13424	Caudate	7.3	70-80	M	Control
Br2009	R13425	Caudate	7.2	50-60	M	Schizo
Br2015	R13426	Caudate	6.9	40-50	M	Control
Br2026	R13427	Caudate	6.9	80-90	M	Control
Br2027	R13428	Caudate	6.7	50-60	M	Schizo
Br2039	R13429	Caudate	7.0	40-50	M	Schizo
Br2044	R13430	Caudate	7.2	50-60	M	Control
Br2052	R13431	Caudate	7.4	40-50	M	Control
Br2073	R13432	Caudate	7.2	50-60	F	Schizo
Br2075	R13433	Caudate	7.8	50-60	M	Schizo
Br2084	R13434	Caudate	6.2	40-50	M	Control
Br2242	R13435	Caudate	7.5	50-60	F	Schizo
Br2257	R13436	Caudate	6.4	50-60	M	Control
Br2271	R13437	Caudate	7.7	50-60	M	Schizo
Br2287	R13438	Caudate	7.3	50-60	F	Control
Br2291	R13439	Caudate	6.9	10-20	M	Schizo
Br2292	R13440	Caudate	7.3	20-30	M	Schizo
Br2295	R13441	Caudate	7.9	50-60	F	Schizo
Br2298	R13442	Caudate	7.9	50-60	M	Schizo
Br2301	R13443	Caudate	7.5	30-40	M	Control
Br2304	R13444	Caudate	7.3	50-60	M	Control
Br2305	R13445	Caudate	7.8	50-60	F	Control
Br2313	R13446	Caudate	8.2	70-80	M	Schizo
Br2322	R13447	Caudate	7.9	60-70	M	Control
Br2333	R13449	Caudate	7.3	60-70	F	Control
Br2337	R13450	Caudate	8.0	30-40	M	Schizo
Br2343	R13451	Caudate	4.9	50-60	F	Schizo
Br2345	R13452	Caudate	8.6	30-40	M	Schizo
Br2346	R13453	Caudate	8.5	20-30	M	Schizo
Br2348	R13454	Caudate	8.3	50-60	F	Schizo
Br2351	R13456	Caudate	8.5	50-60	M	Schizo
Br2371	R13458	Caudate	7.4	20-30	M	Control
Br2374	R13459	Caudate	8.3	10-20	F	Bipolar
Br2377	R13460	Caudate	8.2	50-60	F	Control
Br2405	R13463	Caudate	7.6	30-40	F	Control
Br2421	R13464	Caudate	8.3	50-60	M	Schizo
Br2423	R13465	Caudate	8.8	60-70	M	Schizo
Br2425	R13466	Caudate	8.4	50-60	M	Control
Br2453	R13470	Caudate	7.2	40-50	F	Control
Br2454	R13471	Caudate	8.0	60-70	F	Control
Br1023	R13472	Caudate	8.9	60-70	M	Control
Br1033	R13473	Caudate	8.9	20-30	F	Control
Br1034	R13474	Caudate	9.4	50-60	M	Control
Br1139	R13476	Caudate	8.9	40-50	F	Schizo
Br1243	R13477	Caudate	8.5	40-50	M	Control
Br1264	R13478	Caudate	7.8	50-60	F	Control
Br1304	R13479	Caudate	9.2	50-60	M	Control
Br1339	R13480	Caudate	9.3	60-70	F	Schizo
Br1350	R13481	Caudate	9.2	20-30	M	Control
Br1378	R13482	Caudate	7.5	40-50	M	Control
Br1416	R13483	Caudate	9.3	30-40	M	Schizo
Br1443	R13485	Caudate	9.1	50-60	M	Control
Br1446	R13486	Caudate	9.7	30-40	M	Control
Br1499	R13487	Caudate	9.4	90-100	F	Schizo
Br1529	R13488	Caudate	7.6	70-80	M	Schizo
Br1637	R13490	Caudate	7.2	40-50	M	Schizo
Br1646	R13491	Caudate	9.1	80-90	M	Schizo
Br1648	R13492	Caudate	5.4	40-50	F	Schizo
Br1649	R13493	Caudate	8.7	40-50	M	Control
Br1678	R13494	Caudate	8.4	40-50	M	Schizo
Br1738	R13495	Caudate	8.2	50-60	M	Schizo
Br1432	R13496	Caudate	9.4	40-50	M	Control
Br1458	R13497	Caudate	9.4	30-40	M	Control
Br1463	R13498	Caudate	9.3	40-50	M	Control
Br1581	R13499	Caudate	9.4	40-50	M	Control
Br1682	R13500	Caudate	9.3	40-50	M	Schizo
Br1890	R13502	Caudate	9.0	40-50	M	Control
Br1980	R13503	Caudate	9.3	30-40	M	Control
Br1998	R13504	Caudate	7.3	40-50	F	Control
