## Supplementary material for "Genetic and environmental regulation of caudate nucleus transcriptome: insight into schizophrenia risk and the dopamine system": Data S7: GO_analysis_module_black.xlsx

### Sheet: Sheet1
GO	NS	enrichment	name	ratio_in_study	ratio_in_pop	p_uncorrected	depth	study_count	p_fdr_bh	study_items
GO:0014003	BP	e	oligodendrocyte development	8/826	25/28555	3.31192e-07	5	8	0.00407829	745.0, 1902.0, 2934.0, 4821.0, 6663.0, 56978.0, 116448.0, 118738.0
GO:0006357	BP	e	regulation of transcription by RNA polymerase II	88/826	1606/28555	2.37161e-06	10	88	0.00973468	307.0, 672.0, 745.0, 865.0, 1997.0, 1998.0, 2000.0, 3065.0, 3231.0, 3660.0, 3661.0, 4211.0, 4303.0, 4520.0, 4613.0, 4808.0, 4821.0, 5455.0, 5629.0, 6299.0, 6599.0, 6615.0, 6663.0, 6667.0, 6720.0, 6776.0, 6938.0, 7024.0, 7073.0, 7545.0, 7551.0, 7586.0, 7746.0, 7775.0, 7942.0, 8820.0, 9282.0, 9586.0, 9705.0, 9839.0, 10655.0, 10780.0, 10782.0, 11262.0, 22834.0, 22882.0, 23269.0, 23598.0, 26959.0, 27…
GO:0006402	BP	e	mRNA catabolic process	7/826	27/28555	8.84643e-06	8	7	0.0242322	3303.0, 3304.0, 22882.0, 56339.0, 79066.0, 87178.0, 131870.0
GO:0007417	BP	e	central nervous system development	15/826	136/28555	9.83927e-06	4	15	0.0242322	1462.0, 2934.0, 4155.0, 4520.0, 4804.0, 4808.0, 5455.0, 6658.0, 6788.0, 7077.0, 7545.0, 10763.0, 60484.0, 65108.0, 84107.0
GO:0022010	BP	e	central nervous system myelination	5/826	12/28555	1.33817e-05	5	5	0.0252641	443.0, 745.0, 3766.0, 6663.0, 84504.0
GO:0007411	BP	e	axon guidance	19/826	217/28555	2.00299e-05	4	19	0.030831	1605.0, 1942.0, 2048.0, 2549.0, 3799.0, 4684.0, 4756.0, 4804.0, 5747.0, 5818.0, 6900.0, 7143.0, 7869.0, 9037.0, 9846.0, 10507.0, 54910.0, 57556.0, 219699.0
GO:0001755	BP	e	neural crest cell migration	8/826	44/28555	3.33759e-05	6	8	0.0456657	6663.0, 7869.0, 9037.0, 10507.0, 23603.0, 30812.0, 54910.0, 57556.0
GO:0008285	BP	e	negative regulation of cell population proliferation	28/826	413/28555	3.71332e-05	5	28	0.0457258	563.0, 780.0, 1021.0, 1030.0, 1488.0, 2495.0, 3300.0, 3303.0, 3304.0, 3430.0, 4000.0, 4303.0, 5629.0, 5796.0, 6788.0, 7077.0, 9705.0, 10076.0, 10397.0, 11180.0, 23677.0, 28514.0, 51621.0, 79789.0, 80199.0, 84445.0, 162681.0, 388324.0
GO:0006915	BP	e	apoptotic process	34/826	548/28555	4.387e-05	4	34	0.0491105	317.0, 666.0, 672.0, 825.0, 1793.0, 2263.0, 3092.0, 3661.0, 4671.0, 4808.0, 5062.0, 5414.0, 5794.0, 5977.0, 6242.0, 6446.0, 6788.0, 7073.0, 8717.0, 10018.0, 22900.0, 23239.0, 23604.0, 27324.0, 57448.0, 57556.0, 79156.0, 81788.0, 84957.0, 115584.0, 117584.0, 158471.0, 219699.0, 399694.0
GO:0035195	BP	p	gene silencing by miRNA	0/826	548/28555	8.61846e-07	10	0	0.00530639
GO:0050911	BP	p	detection of chemical stimulus involved in sensory perception of smell	0/826	403/28555	1.43616e-05	5	0	0.0252641
GO:0005912	CC	e	adherens junction	22/826	163/28555	2.82939e-07	5	22	0.00049769	1500.0, 1605.0, 3728.0, 4643.0, 5796.0, 5818.0, 7094.0, 8502.0, 8773.0, 9267.0, 10397.0, 11135.0, 11155.0, 23150.0, 28316.0, 28514.0, 29119.0, 57477.0, 64236.0, 84966.0, 84978.0, 134549.0
GO:0005856	CC	e	cytoskeleton	38/826	403/28555	9.40245e-07	5	38	0.000826946	1605.0, 1896.0, 2017.0, 2166.0, 2318.0, 3092.0, 3728.0, 3996.0, 4355.0, 4643.0, 4660.0, 5747.0, 7094.0, 8502.0, 8717.0, 8871.0, 9463.0, 9886.0, 9961.0, 10083.0, 10241.0, 10435.0, 11135.0, 11155.0, 23150.0, 23189.0, 26064.0, 29119.0, 29763.0, 54961.0, 55062.0, 56882.0, 57475.0, 65108.0, 80199.0, 84978.0, 115548.0, 163782.0
GO:0005737	CC	e	cytoplasm	226/826	4659/28555	4.18205e-06	2	226	0.00134026	25.0, 93.0, 105.0, 143.0, 204.0, 221.0, 307.0, 392.0, 666.0, 672.0, 825.0, 1021.0, 1030.0, 1270.0, 1500.0, 1573.0, 1605.0, 1755.0, 1785.0, 1793.0, 1806.0, 1841.0, 1902.0, 1936.0, 2017.0, 2246.0, 2263.0, 2318.0, 2356.0, 2495.0, 2584.0, 2934.0, 3065.0, 3092.0, 3303.0, 3304.0, 3430.0, 3656.0, 3661.0, 3728.0, 3993.0, 3996.0, 4303.0, 4355.0, 4361.0, 4520.0, 4642.0, 4643.0, 4660.0, 4671.0, 4752.0, 4919…
GO:0005829	CC	e	cytosol	232/826	5207/28555	4.50088e-06	2	232	0.00134026	25.0, 100.0, 143.0, 221.0, 272.0, 317.0, 369.0, 392.0, 443.0, 706.0, 745.0, 825.0, 1021.0, 1030.0, 1238.0, 1312.0, 1500.0, 1605.0, 1783.0, 1785.0, 1793.0, 1806.0, 1841.0, 1936.0, 1998.0, 2017.0, 2048.0, 2246.0, 2318.0, 2342.0, 2356.0, 2495.0, 2549.0, 2584.0, 2934.0, 2954.0, 3065.0, 3092.0, 3300.0, 3303.0, 3304.0, 3430.0, 3656.0, 3660.0, 3661.0, 3728.0, 3799.0, 3991.0, 3993.0, 4000.0, 4134.0, 4174…
GO:0005886	CC	e	plasma membrane	185/826	4459/28555	4.55936e-06	3	185	0.00134026	55.0, 93.0, 100.0, 221.0, 307.0, 672.0, 683.0, 780.0, 825.0, 976.0, 1238.0, 1312.0, 1368.0, 1497.0, 1500.0, 1605.0, 1785.0, 1896.0, 1902.0, 1942.0, 2017.0, 2048.0, 2065.0, 2263.0, 2318.0, 2934.0, 3249.0, 3303.0, 3304.0, 3656.0, 3673.0, 3728.0, 3766.0, 3993.0, 3996.0, 4036.0, 4134.0, 4155.0, 4179.0, 4642.0, 4643.0, 4651.0, 4684.0, 4756.0, 4804.0, 4919.0, 4940.0, 5027.0, 5046.0, 5062.0, 5269.0, 528…
GO:0048471	CC	e	perinuclear region of cytoplasm	43/826	696/28555	4.99718e-06	2	43	0.00134026	25.0, 307.0, 392.0, 1785.0, 2934.0, 3303.0, 3304.0, 3673.0, 3799.0, 4336.0, 5062.0, 5337.0, 5730.0, 6810.0, 8502.0, 8677.0, 8693.0, 8862.0, 8871.0, 8987.0, 9053.0, 9463.0, 9625.0, 9961.0, 10103.0, 10241.0, 10397.0, 11145.0, 11155.0, 23242.0, 23405.0, 26259.0, 27185.0, 51542.0, 57467.0, 57580.0, 57698.0, 64419.0, 79156.0, 84957.0, 113451.0, 253190.0, 399664.0
GO:0005634	CC	e	nucleus	247/826	5311/28555	5.33362e-06	5	247	0.00134026	25.0, 35.0, 55.0, 143.0, 307.0, 317.0, 443.0, 563.0, 666.0, 672.0, 745.0, 825.0, 1021.0, 1030.0, 1488.0, 1500.0, 1785.0, 1841.0, 1936.0, 1997.0, 1998.0, 2000.0, 2178.0, 2246.0, 2263.0, 2275.0, 2495.0, 2934.0, 3065.0, 3092.0, 3231.0, 3300.0, 3303.0, 3304.0, 3430.0, 3656.0, 3660.0, 3661.0, 3673.0, 3728.0, 4000.0, 4155.0, 4174.0, 4176.0, 4211.0, 4303.0, 4337.0, 4361.0, 4520.0, 4613.0, 4752.0, 4808.0…
GO:0005654	CC	e	nucleoplasm	156/826	3789/28555	7.00858e-06	2	156	0.00154101	25.0, 35.0, 672.0, 745.0, 865.0, 1021.0, 1238.0, 1605.0, 1793.0, 1936.0, 1997.0, 1998.0, 2000.0, 2048.0, 2178.0, 2187.0, 2246.0, 3065.0, 3231.0, 3303.0, 3304.0, 3660.0, 3661.0, 4000.0, 4125.0, 4174.0, 4176.0, 4303.0, 4361.0, 4520.0, 4613.0, 4660.0, 4756.0, 4804.0, 4821.0, 4940.0, 5287.0, 5414.0, 5422.0, 5427.0, 5455.0, 5564.0, 5629.0, 5698.0, 5977.0, 6299.0, 6430.0, 6502.0, 6591.0, 6599.0, 6615.0…
GO:0043231	CC	e	intracellular membrane-bounded organelle	49/826	870/28555	1.16567e-05	4	49	0.00227825	706.0, 1238.0, 1312.0, 1497.0, 1573.0, 1605.0, 1896.0, 2017.0, 3092.0, 3993.0, 4125.0, 4940.0, 5287.0, 5427.0, 5747.0, 5796.0, 5818.0, 5977.0, 6615.0, 6938.0, 7508.0, 7775.0, 9179.0, 9725.0, 9765.0, 9886.0, 10066.0, 10103.0, 10241.0, 10351.0, 10715.0, 22905.0, 22989.0, 23239.0, 23604.0, 55315.0, 55719.0, 55858.0, 55902.0, 57085.0, 57477.0, 57713.0, 91010.0, 129531.0, 132720.0, 200014.0, 201627.0,…
GO:0032588	CC	e	trans-Golgi network membrane	12/826	95/28555	1.92105e-05	6	12	0.00337913	666.0, 3996.0, 8549.0, 8677.0, 9179.0, 9463.0, 10066.0, 23431.0, 51542.0, 55858.0, 63971.0, 84283.0
GO:0000785	CC	e	chromatin	50/826	943/28555	4.23029e-05	2	50	0.00676462	1997.0, 1998.0, 2000.0, 3065.0, 3231.0, 3660.0, 3661.0, 4176.0, 4211.0, 4303.0, 4613.0, 4808.0, 4821.0, 5422.0, 5455.0, 5629.0, 5977.0, 6591.0, 6599.0, 6658.0, 6663.0, 6667.0, 6720.0, 6776.0, 6938.0, 7024.0, 7942.0, 8820.0, 9586.0, 9705.0, 9839.0, 10655.0, 10732.0, 10734.0, 22882.0, 23269.0, 26959.0, 30812.0, 51621.0, 55502.0, 55719.0, 55806.0, 57594.0, 58486.0, 64764.0, 84504.0, 84614.0, 116448.…
GO:0005871	CC	e	kinesin complex	8/826	47/28555	5.48582e-05	3	8	0.0080413	3799.0, 23303.0, 27185.0, 54820.0, 55614.0, 63971.0, 81930.0, 221458.0
GO:0001726	CC	e	ruffle	11/826	94/28555	8.63307e-05	4	11	0.0116812	1021.0, 2017.0, 2934.0, 4651.0, 7094.0, 7456.0, 23150.0, 23242.0, 64419.0, 81930.0, 91663.0
GO:0030864	CC	e	cortical actin cytoskeleton	8/826	51/28555	0.000100331	7	8	0.0126059	2017.0, 2934.0, 3993.0, 3996.0, 4336.0, 57477.0, 91663.0, 134549.0
GO:0005925	CC	e	focal adhesion	26/826	416/28555	0.000285514	5	26	0.0334813	976.0, 1605.0, 1785.0, 2017.0, 2275.0, 2318.0, 2934.0, 3303.0, 3304.0, 3660.0, 3673.0, 3728.0, 4179.0, 5747.0, 6237.0, 6522.0, 6868.0, 7094.0, 8773.0, 9448.0, 10278.0, 11135.0, 23603.0, 57477.0, 58504.0, 83543.0
GO:0005938	CC	e	cell cortex	13/826	145/28555	0.000313492	3	13	0.0344645	2017.0, 2246.0, 2263.0, 4642.0, 4651.0, 5747.0, 9886.0, 23242.0, 23245.0, 23603.0, 26064.0, 57085.0, 285527.0
GO:0051015	MF	e	actin filament binding	23/826	208/28555	7.69926e-07	5	23	0.00206443	25.0, 2017.0, 2934.0, 3092.0, 4642.0, 4643.0, 4651.0, 7094.0, 9463.0, 10083.0, 22989.0, 23603.0, 29119.0, 57477.0, 57698.0, 65108.0, 79789.0, 83543.0, 91010.0, 114793.0, 122622.0, 134549.0, 161176.0
GO:0003677	MF	e	DNA binding	58/826	898/28555	1.26428e-06	4	58	0.00206443	25.0, 143.0, 672.0, 1936.0, 3660.0, 3661.0, 4176.0, 4211.0, 4303.0, 4361.0, 4520.0, 4613.0, 5422.0, 5427.0, 5450.0, 5629.0, 6651.0, 6658.0, 6663.0, 6667.0, 6720.0, 7024.0, 7073.0, 7551.0, 7726.0, 7994.0, 8345.0, 8820.0, 8969.0, 9328.0, 10362.0, 10732.0, 11262.0, 22882.0, 23075.0, 23405.0, 23598.0, 30812.0, 50809.0, 54108.0, 56957.0, 56978.0, 57060.0, 57594.0, 58486.0, 60685.0, 64135.0, 79725.0, 8…
GO:0000978	MF	e	RNA polymerase II cis-regulatory region sequence-specific DNA binding	68/826	1179/28555	1.85708e-06	9	68	0.00206443	1997.0, 2000.0, 3065.0, 3231.0, 3660.0, 3661.0, 4211.0, 4303.0, 4520.0, 4613.0, 4808.0, 4821.0, 5455.0, 5629.0, 6299.0, 6591.0, 6615.0, 6658.0, 6663.0, 6667.0, 6720.0, 6776.0, 6938.0, 7024.0, 7545.0, 7586.0, 7746.0, 7775.0, 7942.0, 8820.0, 9586.0, 9705.0, 9745.0, 9839.0, 10655.0, 10732.0, 10780.0, 10782.0, 22834.0, 23269.0, 23598.0, 26959.0, 30812.0, 51043.0, 51058.0, 51276.0, 51621.0, 55502.0, 8…
GO:1990837	MF	e	sequence-specific double-stranded DNA binding	39/826	555/28555	2.33002e-06	6	39	0.00206443	25.0, 1997.0, 1998.0, 2000.0, 3231.0, 3660.0, 3661.0, 4303.0, 4520.0, 4613.0, 4808.0, 5629.0, 6591.0, 6615.0, 6658.0, 6663.0, 6667.0, 6720.0, 6938.0, 7024.0, 7545.0, 7746.0, 7942.0, 8820.0, 9586.0, 10732.0, 10782.0, 30812.0, 51043.0, 51621.0, 55502.0, 80345.0, 84107.0, 84504.0, 84614.0, 148327.0, 283337.0, 349075.0, 619279.0
GO:0000981	MF	e	DNA-binding transcription factor activity, RNA polymerase II-specific	71/826	1246/28555	2.39381e-06	3	71	0.00206443	745.0, 1997.0, 1998.0, 2000.0, 3231.0, 3660.0, 3661.0, 4211.0, 4303.0, 4520.0, 4613.0, 4808.0, 4821.0, 5455.0, 5629.0, 6299.0, 6591.0, 6658.0, 6663.0, 6667.0, 6720.0, 6776.0, 6938.0, 7024.0, 7545.0, 7551.0, 7586.0, 7746.0, 7775.0, 7942.0, 8820.0, 9586.0, 9705.0, 9745.0, 9839.0, 10655.0, 10732.0, 10780.0, 10782.0, 11262.0, 22834.0, 22882.0, 23269.0, 26959.0, 30812.0, 51043.0, 51276.0, 51621.0, 555…
GO:0035091	MF	e	phosphatidylinositol binding	12/826	80/28555	3.14485e-06	4	12	0.00220767	3092.0, 4643.0, 5287.0, 5337.0, 7094.0, 7289.0, 54899.0, 55704.0, 79156.0, 92017.0, 115548.0, 129531.0
GO:0046872	MF	e	metal ion binding	113/826	2303/28555	3.58389e-06	4	113	0.00220767	93.0, 105.0, 272.0, 369.0, 443.0, 780.0, 1806.0, 2275.0, 2356.0, 3673.0, 4124.0, 4125.0, 4337.0, 4520.0, 4671.0, 4752.0, 4940.0, 5151.0, 5422.0, 5977.0, 6299.0, 6591.0, 6615.0, 6667.0, 6868.0, 7545.0, 7586.0, 7681.0, 7726.0, 7746.0, 7775.0, 8437.0, 9463.0, 9586.0, 9669.0, 9745.0, 9765.0, 9839.0, 10241.0, 10420.0, 10655.0, 10780.0, 10782.0, 11155.0, 11262.0, 22821.0, 22834.0, 22882.0, 23001.0, 230…
GO:0045159	MF	e	myosin II binding	5/826	10/28555	4.46865e-06	5	5	0.0024086	2934.0, 3993.0, 3996.0, 57477.0, 134549.0
GO:0005515	MF	e	protein binding	515/826	12369/28555	5.81132e-06	2	515	0.00278427	25.0, 55.0, 93.0, 100.0, 143.0, 204.0, 221.0, 272.0, 307.0, 317.0, 369.0, 392.0, 443.0, 563.0, 666.0, 672.0, 706.0, 780.0, 825.0, 865.0, 957.0, 976.0, 1021.0, 1030.0, 1238.0, 1270.0, 1298.0, 1312.0, 1462.0, 1488.0, 1500.0, 1515.0, 1605.0, 1717.0, 1755.0, 1785.0, 1793.0, 1806.0, 1896.0, 1902.0, 1936.0, 1942.0, 1997.0, 1998.0, 2000.0, 2017.0, 2048.0, 2055.0, 2065.0, 2166.0, 2187.0, 2246.0, 2263.0, …
GO:0008381	MF	e	mechanosensitive ion channel activity	5/826	13/28555	2.12267e-05	6	5	0.00762746	9725.0, 11322.0, 63895.0, 79905.0, 147138.0
GO:0003887	MF	e	DNA-directed DNA polymerase activity	6/826	24/28555	4.956e-05	6	6	0.0149982	5422.0, 5427.0, 51426.0, 54108.0, 57804.0, 201973.0
GO:0008017	MF	e	microtubule binding	20/826	252/28555	5.0157e-05	5	20	0.0149982	1785.0, 3799.0, 4134.0, 9448.0, 10018.0, 10397.0, 23303.0, 24139.0, 25777.0, 54820.0, 55614.0, 55704.0, 57509.0, 63971.0, 80346.0, 81930.0, 84722.0, 89795.0, 118611.0, 221458.0
GO:0045296	MF	e	cadherin binding	23/826	315/28555	5.21737e-05	4	23	0.0149982	392.0, 1500.0, 1936.0, 2017.0, 3303.0, 3728.0, 3799.0, 4179.0, 4361.0, 5062.0, 5794.0, 7094.0, 8502.0, 10226.0, 10397.0, 22905.0, 23075.0, 26058.0, 28316.0, 29119.0, 56904.0, 57698.0, 114793.0
GO:1904047	MF	e	S-adenosyl-L-methionine binding	5/826	16/28555	6.70165e-05	4	5	0.018061	29063.0, 29104.0, 51111.0, 56339.0, 64745.0
GO:0005524	MF	e	ATP binding	69/826	1458/28555	7.4483e-05	8	69	0.0188924	25.0, 93.0, 204.0, 317.0, 369.0, 780.0, 1021.0, 1783.0, 1841.0, 2048.0, 2065.0, 2263.0, 2356.0, 2584.0, 3303.0, 3304.0, 3656.0, 3766.0, 3799.0, 4174.0, 4176.0, 4642.0, 4643.0, 4651.0, 4671.0, 4752.0, 4919.0, 4940.0, 5027.0, 5062.0, 5287.0, 5747.0, 6446.0, 6788.0, 7444.0, 8243.0, 8632.0, 9127.0, 9448.0, 9625.0, 10051.0, 10351.0, 10420.0, 22989.0, 23075.0, 23120.0, 23303.0, 23405.0, 23604.0, 50485.…
GO:0004930	MF	p	G protein-coupled receptor activity	3/826	685/28555	7.38072e-06	4	3	0.00318257	976.0, 1902.0, 9294.0
GO:0004984	MF	p	olfactory receptor activity	0/826	403/28555	1.43616e-05	4	0	0.00562975
