## Supplementary material for "Genetic and environmental regulation of caudate nucleus transcriptome: insight into schizophrenia risk and the dopamine system": Data S7: GO_analysis_module_cyan.xlsx

### Sheet: Sheet1
GO	NS	enrichment	name	ratio_in_study	ratio_in_pop	p_uncorrected	depth	study_count	p_fdr_bh	study_items
GO:0007198	BP	e	adenylate cyclase-inhibiting serotonin receptor signaling pathway	4/282	7/28555	3.18392e-07	9	4	0.00392068	3350.0, 3351.0, 3354.0, 3360.0
GO:0007268	BP	e	chemical synaptic transmission	18/282	243/28555	1.02107e-06	7	18	0.00628672	320.0, 777.0, 2560.0, 2897.0, 2911.0, 3350.0, 3351.0, 3354.0, 3360.0, 4544.0, 4884.0, 5100.0, 5582.0, 6853.0, 9229.0, 9568.0, 56132.0, 139411.0
GO:0007187	BP	e	G protein-coupled receptor signaling pathway, coupled to cyclic nucleotide second messenger	7/282	63/28555	2.93349e-06	6	7	0.0105382	3350.0, 3351.0, 3354.0, 3360.0, 4544.0, 4985.0, 4988.0
GO:2000300	BP	e	regulation of synaptic vesicle exocytosis	6/282	42/28555	3.42316e-06	9	6	0.0105382	320.0, 3351.0, 5582.0, 5864.0, 6853.0, 120892.0
GO:0007399	BP	e	nervous system development	14/282	322/28555	4.49378e-06	4	14	0.0110673	43.0, 320.0, 1749.0, 1946.0, 2897.0, 3084.0, 3897.0, 4916.0, 5026.0, 8874.0, 23092.0, 23230.0, 55800.0, 56132.0
GO:0030424	CC	e	axon	18/282	300/28555	3.56334e-07	5	18	0.000266917	478.0, 1630.0, 1759.0, 3064.0, 3738.0, 3745.0, 3897.0, 4130.0, 4744.0, 4916.0, 4988.0, 5864.0, 6332.0, 6853.0, 26115.0, 118813.0, 120892.0, 387804.0
GO:0098978	CC	e	glutamatergic synapse	15/282	302/28555	3.87746e-07	4	15	0.000266917	320.0, 492.0, 1009.0, 1814.0, 1821.0, 2911.0, 3738.0, 4884.0, 5100.0, 9229.0, 23266.0, 120892.0, 145581.0, 388662.0, 729993.0
GO:0045202	CC	e	synapse	17/282	393/28555	4.55231e-07	3	17	0.000266917	43.0, 478.0, 777.0, 2560.0, 3350.0, 3354.0, 3360.0, 4130.0, 4544.0, 22849.0, 23085.0, 23504.0, 56132.0, 57451.0, 139411.0, 221692.0, 729993.0
GO:0030425	CC	e	dendrite	21/282	403/28555	6.44652e-07	5	21	0.000272282	1821.0, 2560.0, 2911.0, 3064.0, 3350.0, 3351.0, 3354.0, 3360.0, 3745.0, 3897.0, 4130.0, 4988.0, 5100.0, 5582.0, 6853.0, 22849.0, 57451.0, 118813.0, 120892.0, 140679.0, 387804.0
GO:0043005	CC	e	neuron projection	17/282	319/28555	7.73968e-07	4	17	0.000272282	1103.0, 2560.0, 4130.0, 4884.0, 4985.0, 4988.0, 8874.0, 9568.0, 22849.0, 23266.0, 57172.0, 57451.0, 57699.0, 120892.0, 140679.0, 285220.0, 344758.0
GO:0005887	CC	e	integral component of plasma membrane	40/282	1395/28555	1.91815e-06	4	40	0.000511626	90.0, 238.0, 492.0, 1814.0, 2030.0, 2560.0, 2740.0, 2834.0, 2897.0, 2911.0, 2918.0, 3350.0, 3351.0, 3354.0, 3360.0, 4058.0, 4544.0, 4916.0, 4985.0, 4988.0, 5026.0, 5100.0, 5793.0, 9369.0, 9568.0, 22853.0, 23266.0, 51305.0, 56132.0, 57113.0, 57451.0, 57535.0, 79054.0, 81033.0, 91584.0, 92211.0, 222865.0, 285220.0, 344758.0, 388662.0
GO:0005886	CC	e	plasma membrane	99/282	4459/28555	2.03603e-06	3	99	0.000511626	43.0, 90.0, 238.0, 320.0, 478.0, 492.0, 777.0, 1007.0, 1009.0, 1016.0, 1630.0, 1729.0, 1759.0, 1814.0, 1821.0, 1946.0, 2030.0, 2560.0, 2740.0, 2834.0, 2887.0, 2892.0, 2897.0, 2911.0, 2918.0, 3084.0, 3350.0, 3351.0, 3354.0, 3360.0, 3738.0, 3745.0, 3897.0, 4058.0, 4544.0, 4884.0, 4916.0, 4985.0, 4988.0, 5026.0, 5100.0, 5297.0, 5582.0, 5817.0, 5864.0, 6331.0, 6545.0, 7248.0, 8470.0, 8924.0, 9074.0, …
GO:0014069	CC	e	postsynaptic density	12/282	237/28555	4.69771e-06	4	12	0.00103291	1759.0, 1821.0, 4744.0, 5582.0, 6853.0, 7248.0, 9229.0, 9743.0, 22849.0, 57554.0, 59283.0, 729993.0
GO:0099055	CC	e	integral component of postsynaptic membrane	5/282	36/28555	2.66e-05	6	5	0.00495217	1007.0, 3738.0, 4988.0, 5100.0, 23266.0
GO:0098982	CC	e	GABA-ergic synapse	6/282	60/28555	2.81533e-05	4	6	0.00495217	492.0, 1814.0, 2560.0, 140679.0, 145581.0, 388662.0
GO:0098685	CC	e	Schaffer collateral - CA1 synapse	6/282	67/28555	5.29714e-05	4	6	0.0084706	320.0, 1009.0, 1630.0, 2911.0, 4744.0, 6853.0
GO:0099056	CC	e	integral component of presynaptic membrane	5/282	44/28555	7.18427e-05	6	5	0.0105309	1007.0, 3351.0, 3738.0, 4985.0, 4988.0
GO:0045211	CC	e	postsynaptic membrane	8/282	140/28555	7.94341e-05	5	8	0.0107481	2560.0, 2892.0, 2897.0, 3745.0, 9568.0, 57451.0, 221955.0, 729993.0
GO:0099061	CC	e	integral component of postsynaptic density membrane	5/282	47/28555	9.90536e-05	8	5	0.0124454	1630.0, 1814.0, 4985.0, 145581.0, 729993.0
GO:0099523	CC	e	presynaptic cytosol	3/282	11/28555	0.00014828	4	3	0.0173883	3064.0, 5582.0, 120892.0
GO:0005794	CC	e	Golgi apparatus	23/282	985/28555	0.000182053	5	23	0.0200144	43.0, 320.0, 478.0, 688.0, 3064.0, 4988.0, 6853.0, 7267.0, 8120.0, 8720.0, 8729.0, 9743.0, 9777.0, 22853.0, 23230.0, 23332.0, 57451.0, 79932.0, 114815.0, 120892.0, 222865.0, 389072.0, 400451.0
GO:0097444	CC	e	spine apparatus	2/282	3/28555	0.000289654	4	2	0.0299706	4985.0, 4988.0
GO:0044305	CC	e	calyx of Held	3/282	16/28555	0.000485164	4	3	0.0474113	3351.0, 3738.0, 5582.0
GO:0051378	MF	e	serotonin binding	4/282	12/28555	4.33056e-06	4	4	0.0186734	3350.0, 3351.0, 3354.0, 3360.0
