## Supplementary material for "Genetic and environmental regulation of caudate nucleus transcriptome: insight into schizophrenia risk and the dopamine system": Data S7: GO_analysis_module_darkred.xlsx

### Sheet: Sheet1
GO	NS	enrichment	name	ratio_in_study	ratio_in_pop	p_uncorrected	depth	study_count	p_fdr_bh	study_items
GO:0005515	MF	e	protein binding	132/186	12369/28555	2.33102e-06	2	132	0.0100513	152.0, 153.0, 166.0, 207.0, 341.0, 398.0, 408.0, 786.0, 815.0, 1392.0, 1938.0, 1961.0, 2870.0, 2987.0, 3049.0, 3159.0, 4061.0, 4145.0, 4350.0, 4681.0, 4728.0, 4913.0, 5127.0, 5138.0, 5300.0, 5409.0, 5413.0, 5434.0, 5499.0, 5522.0, 5595.0, 5831.0, 6253.0, 6310.0, 6487.0, 6601.0, 6723.0, 6919.0, 7054.0, 7088.0, 7138.0, 7917.0, 8045.0, 8314.0, 8986.0, 10220.0, 10361.0, 10439.0, 10474.0, 10494.0, 105…
