## Supplementary material for "Genetic and environmental regulation of caudate nucleus transcriptome: insight into schizophrenia risk and the dopamine system": Data S7: GO_analysis_module_green.xlsx

### Sheet: Sheet1
GO	NS	enrichment	name	ratio_in_study	ratio_in_pop	p_uncorrected	depth	study_count	p_fdr_bh	study_items
GO:0006405	BP	e	RNA export from nucleus	12/983	55/28555	2.90231e-07	10	12	0.0035739	6429.0, 7919.0, 8021.0, 9295.0, 9877.0, 9984.0, 10250.0, 10482.0, 22794.0, 23511.0, 57187.0, 84324.0
GO:0008380	BP	e	RNA splicing	19/983	160/28555	2.80998e-06	8	19	0.0162174	3189.0, 6421.0, 6429.0, 7919.0, 8458.0, 8996.0, 9129.0, 9295.0, 9584.0, 9984.0, 10250.0, 11129.0, 27332.0, 51202.0, 51747.0, 55119.0, 55131.0, 57187.0, 284695.0
GO:0006357	BP	e	regulation of transcription by RNA polymerase II	95/983	1606/28555	3.95097e-06	10	95	0.0162174	20.0, 405.0, 902.0, 1105.0, 1106.0, 2186.0, 3431.0, 4194.0, 4784.0, 4790.0, 4800.0, 5013.0, 5253.0, 5970.0, 6239.0, 6603.0, 6773.0, 6911.0, 7562.0, 7566.0, 7579.0, 7587.0, 7621.0, 7643.0, 7741.0, 7745.0, 7767.0, 7769.0, 7771.0, 7975.0, 8019.0, 8609.0, 8812.0, 9095.0, 9422.0, 9439.0, 9849.0, 9925.0, 9988.0, 10379.0, 10401.0, 10521.0, 10781.0, 11016.0, 11177.0, 23036.0, 23081.0, 23133.0, 25850.0, 2…
GO:0006406	BP	e	mRNA export from nucleus	14/983	101/28555	9.4966e-06	11	14	0.0292353	6429.0, 7919.0, 8021.0, 9295.0, 9877.0, 9984.0, 10250.0, 10482.0, 22794.0, 23279.0, 23511.0, 57187.0, 79902.0, 84324.0
GO:0016607	CC	e	nuclear speck	34/983	410/28555	3.03915e-06	3	34	0.00185642	1196.0, 4301.0, 5411.0, 5936.0, 6239.0, 6421.0, 6429.0, 7486.0, 7919.0, 9129.0, 9295.0, 9584.0, 9984.0, 10250.0, 10401.0, 10482.0, 10521.0, 22794.0, 23137.0, 23198.0, 23360.0, 27332.0, 51314.0, 51631.0, 51747.0, 55051.0, 55421.0, 55644.0, 55904.0, 57018.0, 57187.0, 81669.0, 84324.0, 219988.0
GO:0000346	CC	e	transcription export complex	6/983	14/28555	3.88291e-06	3	6	0.00185642	7919.0, 9877.0, 9984.0, 10482.0, 57187.0, 84324.0
GO:0005654	CC	e	nucleoplasm	202/983	3789/28555	4.04671e-06	2	202	0.00185642	405.0, 472.0, 667.0, 868.0, 890.0, 902.0, 1105.0, 1196.0, 1643.0, 1763.0, 1856.0, 1912.0, 2145.0, 2186.0, 2491.0, 2803.0, 2874.0, 3150.0, 3189.0, 3431.0, 3669.0, 3792.0, 4194.0, 4301.0, 4595.0, 4646.0, 4678.0, 4729.0, 4790.0, 4800.0, 4926.0, 4931.0, 5209.0, 5253.0, 5394.0, 5429.0, 5435.0, 5782.0, 5890.0, 5893.0, 5936.0, 5970.0, 6421.0, 6429.0, 6470.0, 6603.0, 6773.0, 6872.0, 6936.0, 7072.0, 7090.…
GO:0005634	CC	e	nucleus	281/983	5311/28555	4.22153e-06	5	281	0.00185642	32.0, 274.0, 405.0, 472.0, 667.0, 835.0, 890.0, 902.0, 1029.0, 1105.0, 1106.0, 1195.0, 1196.0, 1201.0, 1643.0, 1763.0, 1856.0, 1912.0, 2186.0, 2272.0, 2317.0, 2874.0, 3010.0, 3150.0, 3189.0, 3431.0, 3669.0, 4194.0, 4595.0, 4646.0, 4678.0, 4784.0, 4790.0, 4800.0, 4820.0, 4850.0, 4926.0, 4931.0, 5013.0, 5129.0, 5253.0, 5394.0, 5429.0, 5435.0, 5782.0, 5890.0, 5893.0, 5900.0, 5936.0, 5970.0, 6239.0, …
GO:0005813	CC	e	centrosome	36/983	520/28555	7.95582e-05	3	36	0.0233238	4296.0, 4926.0, 7486.0, 7516.0, 8481.0, 8881.0, 9325.0, 9639.0, 9662.0, 9857.0, 11064.0, 22832.0, 23093.0, 23194.0, 23354.0, 23473.0, 23503.0, 51735.0, 55125.0, 55755.0, 55857.0, 64770.0, 79618.0, 79848.0, 80071.0, 80279.0, 84166.0, 84260.0, 90410.0, 90799.0, 91754.0, 152185.0, 285331.0, 285753.0, 353116.0, 100653515.0
GO:0005615	CC	p	extracellular space	29/983	1685/28555	2.35363e-05	2	29	0.00828007	633.0, 727.0, 1307.0, 1435.0, 2200.0, 2990.0, 3440.0, 3447.0, 7043.0, 8398.0, 8635.0, 8751.0, 9476.0, 9860.0, 23318.0, 79883.0, 80781.0, 84327.0, 85464.0, 114904.0, 140686.0, 140710.0, 147920.0, 221914.0, 283848.0, 340267.0, 442893.0, 647174.0, 100302149.0
GO:0005524	MF	e	ATP binding	88/983	1458/28555	2.78668e-06	8	88	0.00577907	20.0, 32.0, 472.0, 480.0, 1105.0, 1106.0, 1119.0, 1120.0, 1195.0, 1196.0, 1244.0, 1763.0, 1973.0, 2081.0, 3643.0, 4140.0, 4144.0, 4296.0, 4598.0, 4640.0, 4646.0, 4650.0, 4931.0, 5025.0, 5129.0, 5209.0, 5210.0, 5826.0, 5890.0, 6093.0, 6795.0, 6872.0, 7442.0, 7486.0, 7516.0, 7919.0, 8458.0, 8476.0, 8814.0, 8844.0, 9044.0, 10521.0, 10749.0, 11000.0, 11183.0, 11184.0, 11329.0, 23093.0, 23137.0, 23250…
GO:0046872	MF	e	metal ion binding	135/983	2303/28555	2.96286e-06	4	135	0.00577907	32.0, 480.0, 1763.0, 2186.0, 3431.0, 3633.0, 3669.0, 3674.0, 3792.0, 4122.0, 4144.0, 4595.0, 4650.0, 4729.0, 4850.0, 5150.0, 5158.0, 5429.0, 6093.0, 6239.0, 7403.0, 7404.0, 7442.0, 7562.0, 7566.0, 7579.0, 7587.0, 7621.0, 7741.0, 7745.0, 7756.0, 7767.0, 7769.0, 7771.0, 8148.0, 8284.0, 8751.0, 8844.0, 8994.0, 9422.0, 9849.0, 9877.0, 9924.0, 9925.0, 10106.0, 10181.0, 10781.0, 11016.0, 11177.0, 22978…
GO:0003677	MF	e	DNA binding	59/983	898/28555	4.02069e-06	4	59	0.00577907	472.0, 1105.0, 1106.0, 1643.0, 1763.0, 1912.0, 3150.0, 3431.0, 4800.0, 5411.0, 5435.0, 5890.0, 5893.0, 5970.0, 6421.0, 6911.0, 6936.0, 7486.0, 7756.0, 8148.0, 8284.0, 8458.0, 8914.0, 9044.0, 9869.0, 9984.0, 10180.0, 10181.0, 10250.0, 23013.0, 23036.0, 23126.0, 23347.0, 26147.0, 27342.0, 29994.0, 51409.0, 51747.0, 54790.0, 55205.0, 58487.0, 58508.0, 80012.0, 80317.0, 83852.0, 84163.0, 84324.0, 843…
GO:0003723	MF	e	RNA binding	81/983	1384/28555	6.86932e-06	4	81	0.00603298	1029.0, 1106.0, 1763.0, 1973.0, 2317.0, 3189.0, 4850.0, 4931.0, 5394.0, 5411.0, 5936.0, 6421.0, 6429.0, 6433.0, 7072.0, 7145.0, 7165.0, 7536.0, 7756.0, 7919.0, 8148.0, 8635.0, 8880.0, 8996.0, 9129.0, 9130.0, 9138.0, 9295.0, 9584.0, 9877.0, 9984.0, 10180.0, 10181.0, 10250.0, 10482.0, 10521.0, 10643.0, 10749.0, 10985.0, 11100.0, 22794.0, 22889.0, 23013.0, 23318.0, 23378.0, 23499.0, 27332.0, 29066.0…
GO:0005515	MF	e	protein binding	509/983	12369/28555	6.99557e-06	2	509	0.00603298	32.0, 274.0, 405.0, 472.0, 480.0, 633.0, 634.0, 667.0, 727.0, 835.0, 868.0, 890.0, 902.0, 933.0, 971.0, 1029.0, 1105.0, 1106.0, 1195.0, 1196.0, 1201.0, 1244.0, 1307.0, 1375.0, 1378.0, 1427.0, 1435.0, 1643.0, 1763.0, 1856.0, 1889.0, 1912.0, 1945.0, 1973.0, 2081.0, 2186.0, 2200.0, 2272.0, 2317.0, 2491.0, 2696.0, 2800.0, 2803.0, 2874.0, 2979.0, 3073.0, 3189.0, 3292.0, 3440.0, 3447.0, 3482.0, 3590.0,…
GO:0035064	MF	e	methylated histone binding	11/983	66/28555	1.44537e-05	5	11	0.0103874	1105.0, 2186.0, 5253.0, 23133.0, 23378.0, 26013.0, 26147.0, 29128.0, 54799.0, 55904.0, 100137047.0
GO:0035198	MF	e	miRNA binding	7/983	32/28555	8.87957e-05	6	7	0.0478609	5936.0, 23318.0, 29066.0, 149041.0, 192669.0, 192670.0, 283131.0
GO:0004984	MF	p	olfactory receptor activity	1/983	403/28555	2.23625e-05	4	1	0.0137753	135924.0
