## Supplementary material for "Genetic and environmental regulation of caudate nucleus transcriptome: insight into schizophrenia risk and the dopamine system": Data S7: GO_analysis_module_greenyellow.xlsx

### Sheet: Sheet1
GO	NS	enrichment	name	ratio_in_study	ratio_in_pop	p_uncorrected	depth	study_count	p_fdr_bh	study_items
GO:0098609	BP	e	cell-cell adhesion	13/421	148/28555	3.26583e-07	3	13	0.00402154	596.0, 1266.0, 2195.0, 3655.0, 3987.0, 4026.0, 10611.0, 10630.0, 23607.0, 55333.0, 58494.0, 64065.0, 83604.0
GO:0048663	BP	e	neuron fate commitment	5/421	16/28555	2.59905e-06	4	5	0.0136328	429.0, 3398.0, 5080.0, 5454.0, 25925.0
GO:0030154	BP	e	cell differentiation	25/421	604/28555	4.29851e-06	3	25	0.0136328	117.0, 2004.0, 2117.0, 2247.0, 2273.0, 2534.0, 3174.0, 3398.0, 3400.0, 4087.0, 4090.0, 5465.0, 5933.0, 6925.0, 6935.0, 7525.0, 8934.0, 10791.0, 11166.0, 11244.0, 51574.0, 51776.0, 57326.0, 57447.0, 114112.0
GO:0007165	BP	e	signal transduction	36/421	1040/28555	4.7979e-06	4	36	0.0136328	734.0, 952.0, 2004.0, 2247.0, 2565.0, 2697.0, 3709.0, 4090.0, 4289.0, 5586.0, 5592.0, 6016.0, 6259.0, 6277.0, 6374.0, 7159.0, 7867.0, 8613.0, 8741.0, 8800.0, 9989.0, 9994.0, 10526.0, 10672.0, 11228.0, 23607.0, 53342.0, 55198.0, 55970.0, 57447.0, 80318.0, 80763.0, 84986.0, 85415.0, 94134.0, 283349.0
GO:0006081	BP	e	cellular aldehyde metabolic process	4/421	9/28555	5.5355e-06	3	4	0.0136328	216.0, 223.0, 501.0, 8574.0
GO:0050768	BP	e	negative regulation of neurogenesis	5/421	21/28555	1.13936e-05	7	5	0.0233834	657.0, 5080.0, 5978.0, 6653.0, 55198.0
GO:0007179	BP	e	transforming growth factor beta receptor signaling pathway	9/421	102/28555	2.06579e-05	8	9	0.0363402	657.0, 3693.0, 3696.0, 4087.0, 4090.0, 7042.0, 7049.0, 10979.0, 55198.0
GO:0034097	BP	e	response to cytokine	6/421	42/28555	3.31816e-05	4	6	0.0468802	596.0, 3977.0, 5229.0, 7078.0, 7079.0, 7867.0
GO:0045944	BP	e	positive regulation of transcription by RNA polymerase II	35/421	1118/28555	3.42636e-05	11	35	0.0468802	429.0, 466.0, 657.0, 658.0, 2004.0, 2247.0, 3174.0, 3655.0, 4087.0, 4774.0, 4781.0, 5080.0, 5396.0, 5454.0, 5465.0, 5933.0, 5978.0, 5993.0, 6760.0, 6925.0, 7003.0, 7099.0, 7594.0, 8850.0, 10168.0, 11166.0, 23493.0, 23586.0, 25925.0, 51427.0, 55274.0, 80173.0, 80312.0, 90865.0, 110354863.0
GO:0001726	CC	e	ruffle	10/421	94/28555	1.30972e-06	4	10	0.00104917	4289.0, 4534.0, 6277.0, 7099.0, 7430.0, 10630.0, 23607.0, 27131.0, 55198.0, 154796.0
GO:0048471	CC	e	perinuclear region of cytoplasm	29/421	696/28555	1.97324e-06	2	29	0.00104917	663.0, 2195.0, 2534.0, 3077.0, 3987.0, 4735.0, 4915.0, 5578.0, 5586.0, 6277.0, 6507.0, 7099.0, 7159.0, 7430.0, 8099.0, 8915.0, 8934.0, 9588.0, 9843.0, 10519.0, 10791.0, 23209.0, 23607.0, 27131.0, 51191.0, 55916.0, 56907.0, 57447.0, 85415.0
GO:0070062	CC	e	extracellular exosome	73/421	2170/28555	2.61395e-06	6	73	0.00104917	183.0, 216.0, 217.0, 223.0, 389.0, 501.0, 754.0, 952.0, 953.0, 1363.0, 1777.0, 2053.0, 2059.0, 2195.0, 2512.0, 2628.0, 3693.0, 3696.0, 3956.0, 3958.0, 3977.0, 3998.0, 4735.0, 5236.0, 5352.0, 5375.0, 5547.0, 5578.0, 5696.0, 6277.0, 6385.0, 6653.0, 7049.0, 7430.0, 7525.0, 8424.0, 8574.0, 8644.0, 8741.0, 8895.0, 8934.0, 8991.0, 9068.0, 9588.0, 10247.0, 10519.0, 10529.0, 10606.0, 10672.0, 10768.0, 10…
GO:0005737	CC	e	cytoplasm	117/421	4659/28555	2.8426e-06	2	117	0.00104917	216.0, 223.0, 361.0, 394.0, 580.0, 596.0, 663.0, 754.0, 767.0, 1979.0, 2247.0, 2273.0, 2512.0, 2697.0, 2746.0, 3033.0, 3398.0, 3400.0, 3956.0, 3958.0, 3983.0, 3987.0, 4087.0, 4090.0, 4289.0, 4493.0, 4534.0, 4638.0, 4735.0, 4750.0, 5080.0, 5236.0, 5375.0, 5578.0, 5586.0, 5592.0, 5696.0, 5978.0, 6259.0, 6277.0, 6641.0, 6815.0, 7049.0, 7099.0, 7159.0, 7430.0, 7867.0, 8644.0, 8741.0, 8895.0, 8915.0, …
GO:0005829	CC	e	cytosol	147/421	5207/28555	3.02005e-06	2	147	0.00104917	120.0, 183.0, 216.0, 223.0, 389.0, 394.0, 501.0, 596.0, 663.0, 788.0, 1266.0, 1962.0, 2053.0, 2173.0, 2273.0, 2330.0, 2512.0, 2534.0, 2949.0, 3174.0, 3398.0, 3956.0, 3987.0, 3998.0, 4026.0, 4087.0, 4090.0, 4128.0, 4289.0, 4534.0, 4604.0, 4638.0, 4750.0, 4915.0, 5053.0, 5080.0, 5130.0, 5208.0, 5236.0, 5396.0, 5578.0, 5586.0, 5592.0, 5696.0, 5978.0, 6277.0, 6738.0, 6815.0, 6935.0, 7159.0, 7430.0, 7…
GO:0005634	CC	e	nucleus	119/421	5311/28555	3.57876e-06	5	119	0.00104917	429.0, 466.0, 501.0, 580.0, 596.0, 754.0, 952.0, 1112.0, 1363.0, 2004.0, 2018.0, 2117.0, 2173.0, 2195.0, 2247.0, 2273.0, 2534.0, 3398.0, 3400.0, 3956.0, 3958.0, 4026.0, 4087.0, 4090.0, 4493.0, 4664.0, 4735.0, 4750.0, 4774.0, 4781.0, 5080.0, 5130.0, 5396.0, 5465.0, 5586.0, 5696.0, 5978.0, 6259.0, 6277.0, 6760.0, 6815.0, 6925.0, 6935.0, 7078.0, 7159.0, 7227.0, 7576.0, 7594.0, 7813.0, 7867.0, 7957.0…
GO:0005925	CC	e	focal adhesion	20/421	416/28555	4.51126e-06	5	20	0.00113362	1266.0, 2195.0, 2273.0, 2697.0, 3655.0, 3693.0, 3696.0, 3987.0, 4026.0, 6385.0, 6641.0, 7430.0, 7525.0, 8895.0, 9019.0, 10672.0, 10979.0, 22919.0, 55740.0, 79038.0
GO:0005739	CC	e	mitochondrion	40/421	1285/28555	1.31846e-05	5	40	0.00289897	501.0, 596.0, 788.0, 2004.0, 2534.0, 2628.0, 2697.0, 2746.0, 3032.0, 3033.0, 3992.0, 4128.0, 4329.0, 5578.0, 7159.0, 8424.0, 8801.0, 8895.0, 8934.0, 9588.0, 9994.0, 10247.0, 10449.0, 10630.0, 11112.0, 11238.0, 23564.0, 23593.0, 23597.0, 50808.0, 54996.0, 55333.0, 63933.0, 64065.0, 79366.0, 79611.0, 84263.0, 114112.0, 133686.0, 253827.0
GO:0005654	CC	e	nucleoplasm	87/421	3789/28555	2.37089e-05	2	87	0.00431582	466.0, 580.0, 596.0, 754.0, 2004.0, 2117.0, 2697.0, 3033.0, 3077.0, 3174.0, 3400.0, 3709.0, 4087.0, 4090.0, 4289.0, 4329.0, 4735.0, 4750.0, 4774.0, 4781.0, 5080.0, 5208.0, 5396.0, 5454.0, 5465.0, 5578.0, 5586.0, 5696.0, 5933.0, 5978.0, 6738.0, 6815.0, 6935.0, 7003.0, 7159.0, 7227.0, 7867.0, 8099.0, 8682.0, 8741.0, 8850.0, 8895.0, 9169.0, 9994.0, 10519.0, 10526.0, 10746.0, 10979.0, 11107.0, 11244.…
GO:0005886	CC	e	plasma membrane	99/421	4459/28555	2.45356e-05	3	99	0.00431582	117.0, 120.0, 361.0, 389.0, 394.0, 444.0, 657.0, 658.0, 952.0, 953.0, 1363.0, 2059.0, 2195.0, 2273.0, 2534.0, 2565.0, 2697.0, 3077.0, 3655.0, 3693.0, 3696.0, 3709.0, 3781.0, 3958.0, 3977.0, 3987.0, 4026.0, 4534.0, 4638.0, 4735.0, 4915.0, 5445.0, 5547.0, 5578.0, 5586.0, 5592.0, 6016.0, 6259.0, 6277.0, 6385.0, 6507.0, 6653.0, 7099.0, 7430.0, 7525.0, 8323.0, 8613.0, 8741.0, 8801.0, 8895.0, 8934.0, 9…
GO:0005938	CC	e	cell cortex	10/421	145/28555	6.13968e-05	3	10	0.00981791	120.0, 389.0, 2059.0, 3709.0, 4289.0, 4735.0, 9936.0, 10979.0, 22836.0, 56907.0
GO:0015629	CC	e	actin cytoskeleton	13/421	244/28555	7.5665e-05	6	13	0.0110912	1266.0, 3983.0, 4638.0, 4735.0, 7430.0, 9262.0, 10611.0, 23012.0, 23586.0, 23607.0, 51778.0, 55917.0, 58529.0
GO:1990712	CC	e	HFE-transferrin receptor complex	3/421	8/28555	0.000168652	5	3	0.02282	657.0, 658.0, 3077.0
GO:0031674	CC	e	I band	4/421	20/28555	0.000187154	2	4	0.0235145	4534.0, 8850.0, 10529.0, 10979.0
GO:0036186	CC	e	early phagosome membrane	2/421	2/28555	0.000216861	8	2	0.0254306	11031.0, 55198.0
GO:0000785	CC	e	chromatin	29/421	943/28555	0.000257893	2	29	0.0283521	429.0, 466.0, 1112.0, 2004.0, 2018.0, 2117.0, 3174.0, 4087.0, 4090.0, 4774.0, 4781.0, 5080.0, 5396.0, 5454.0, 5465.0, 5933.0, 5993.0, 6925.0, 6935.0, 7003.0, 7227.0, 11166.0, 11244.0, 23493.0, 54962.0, 55553.0, 60436.0, 79366.0, 440097.0
GO:0030027	CC	e	lamellipodium	10/421	179/28555	0.000345134	4	10	0.0334277	3983.0, 4638.0, 5586.0, 9459.0, 10519.0, 10630.0, 55740.0, 55917.0, 154796.0, 348110.0
GO:0031410	CC	e	cytoplasmic vesicle	13/421	285/28555	0.000348142	6	13	0.0334277	389.0, 3077.0, 6507.0, 9712.0, 10630.0, 22836.0, 23209.0, 51100.0, 55198.0, 80173.0, 94241.0, 114908.0, 154796.0
GO:0001725	CC	e	stress fiber	6/421	64/28555	0.000361073	4	6	0.0334277	3983.0, 4026.0, 4638.0, 10529.0, 10611.0, 10979.0
GO:0005759	CC	e	mitochondrial matrix	15/421	373/28555	0.000479437	4	15	0.0421665	217.0, 501.0, 2746.0, 3033.0, 4329.0, 8801.0, 10247.0, 10449.0, 11112.0, 11238.0, 23597.0, 50808.0, 79611.0, 84706.0, 133686.0
GO:0030175	CC	e	filopodium	6/421	70/28555	0.000586366	5	6	0.0491152	3655.0, 4534.0, 7430.0, 9936.0, 10630.0, 55740.0
GO:0001891	CC	e	phagocytic cup	4/421	27/28555	0.00062485	2	4	0.0499596	7099.0, 11031.0, 27131.0, 94134.0
GO:0003779	MF	e	actin binding	18/421	263/28555	4.45993e-07	4	18	0.00192312	1266.0, 2059.0, 3983.0, 4604.0, 4638.0, 6641.0, 7430.0, 9749.0, 10611.0, 10979.0, 23012.0, 23406.0, 51088.0, 51778.0, 55740.0, 56907.0, 58529.0, 81624.0
GO:0003700	MF	e	DNA-binding transcription factor activity	22/421	446/28555	9.88587e-07	2	22	0.00213139	429.0, 466.0, 1112.0, 2004.0, 3174.0, 4087.0, 4774.0, 5080.0, 5454.0, 5465.0, 5978.0, 6925.0, 6935.0, 7003.0, 7227.0, 11107.0, 11166.0, 11244.0, 23493.0, 55553.0, 60436.0, 115560.0
GO:0003857	MF	e	3-hydroxyacyl-CoA dehydrogenase activity	4/421	8/28555	3.11157e-06	5	4	0.00403951	1962.0, 3032.0, 3033.0, 51084.0
GO:0005515	MF	e	protein binding	285/421	12369/28555	3.74723e-06	2	285	0.00403951	117.0, 183.0, 216.0, 361.0, 389.0, 394.0, 429.0, 444.0, 466.0, 501.0, 580.0, 596.0, 657.0, 658.0, 663.0, 754.0, 767.0, 788.0, 953.0, 1112.0, 1363.0, 1962.0, 1979.0, 2004.0, 2018.0, 2059.0, 2173.0, 2195.0, 2217.0, 2247.0, 2273.0, 2512.0, 2534.0, 2565.0, 2628.0, 2697.0, 2746.0, 2949.0, 3032.0, 3077.0, 3398.0, 3400.0, 3547.0, 3655.0, 3693.0, 3781.0, 3956.0, 3958.0, 3977.0, 3983.0, 3987.0, 3998.0, 40…
GO:0046872	MF	e	metal ion binding	63/421	2303/28555	4.93288e-06	4	63	0.00425411	414.0, 580.0, 657.0, 658.0, 2273.0, 2534.0, 3655.0, 3983.0, 3998.0, 4026.0, 4087.0, 4090.0, 4493.0, 4638.0, 4750.0, 5445.0, 5978.0, 6507.0, 6738.0, 7078.0, 7079.0, 7576.0, 7594.0, 8895.0, 9169.0, 10168.0, 10611.0, 10672.0, 10746.0, 11107.0, 11244.0, 22929.0, 23118.0, 23683.0, 25925.0, 51427.0, 55233.0, 55274.0, 55520.0, 55790.0, 55796.0, 56994.0, 64854.0, 65986.0, 79038.0, 79666.0, 79901.0, 84239…
GO:0042802	MF	e	identical protein binding	43/421	1460/28555	1.69367e-05	3	43	0.0111553	429.0, 466.0, 596.0, 952.0, 2247.0, 2512.0, 2534.0, 2746.0, 2949.0, 3033.0, 3956.0, 4289.0, 5130.0, 5445.0, 5454.0, 6374.0, 6385.0, 6925.0, 7099.0, 7159.0, 7430.0, 8424.0, 8915.0, 9588.0, 10606.0, 10768.0, 11144.0, 22919.0, 22929.0, 23209.0, 23475.0, 23493.0, 23586.0, 23607.0, 29968.0, 51100.0, 55198.0, 65983.0, 80318.0, 84329.0, 133619.0, 222658.0, 283349.0
GO:0000978	MF	e	RNA polymerase II cis-regulatory region sequence-specific DNA binding	37/421	1179/28555	1.81093e-05	9	37	0.0111553	429.0, 466.0, 2004.0, 2018.0, 3174.0, 4087.0, 4090.0, 4774.0, 4781.0, 5080.0, 5396.0, 5454.0, 5465.0, 5978.0, 5993.0, 6925.0, 6935.0, 7003.0, 7576.0, 7594.0, 10168.0, 11107.0, 11166.0, 23493.0, 25925.0, 51427.0, 55553.0, 60436.0, 115560.0, 121274.0, 144348.0, 147657.0, 339500.0, 360023.0, 388536.0, 100129543.0, 110354863.0
GO:0004029	MF	e	aldehyde dehydrogenase (NAD+) activity	4/421	13/28555	2.99735e-05	6	4	0.0161557	216.0, 217.0, 223.0, 501.0
GO:0043878	MF	e	glyceraldehyde-3-phosphate dehydrogenase (NAD+) (non-phosphorylating) activity	3/421	6/28555	6.15744e-05	5	3	0.029501	217.0, 223.0, 501.0
