## Supplementary material for "Genetic and environmental regulation of caudate nucleus transcriptome: insight into schizophrenia risk and the dopamine system": Data S7: GO_analysis_module_grey60.xlsx

### Sheet: Sheet1
GO	NS	enrichment	name	ratio_in_study	ratio_in_pop	p_uncorrected	depth	study_count	p_fdr_bh	study_items
GO:0005737	CC	e	cytoplasm	73/265	4659/28555	5.21798e-06	2	73	0.0059381	1455.0, 1840.0, 1852.0, 2068.0, 3257.0, 3927.0, 3984.0, 4294.0, 4482.0, 4771.0, 5600.0, 6002.0, 6640.0, 6721.0, 6722.0, 7016.0, 8447.0, 8525.0, 8941.0, 9344.0, 9401.0, 9600.0, 9610.0, 9751.0, 9905.0, 10634.0, 10921.0, 11189.0, 23277.0, 25989.0, 26012.0, 27175.0, 27254.0, 29109.0, 29888.0, 29993.0, 51177.0, 51477.0, 53615.0, 54776.0, 55337.0, 55684.0, 56666.0, 57026.0, 57524.0, 57787.0, 64223.0, 7…
GO:0005829	CC	e	cytosol	78/265	5207/28555	9.06517e-06	2	78	0.0059381	29.0, 396.0, 613.0, 752.0, 1455.0, 1840.0, 1852.0, 1855.0, 2047.0, 2068.0, 2194.0, 2817.0, 2909.0, 3257.0, 3984.0, 4482.0, 4771.0, 4900.0, 5152.0, 5600.0, 6002.0, 6721.0, 7016.0, 7064.0, 8525.0, 9265.0, 9344.0, 9600.0, 9610.0, 9701.0, 9727.0, 10570.0, 10815.0, 10921.0, 11343.0, 22870.0, 23265.0, 23492.0, 26205.0, 27175.0, 28964.0, 29109.0, 29993.0, 50649.0, 51477.0, 54509.0, 54620.0, 55201.0, 553…
GO:0043005	CC	e	neuron projection	13/265	319/28555	1.01275e-05	4	13	0.0059381	1855.0, 2047.0, 3780.0, 3984.0, 4771.0, 8912.0, 8941.0, 9344.0, 9751.0, 26012.0, 57787.0, 65078.0, 85358.0
GO:0005886	CC	e	plasma membrane	68/265	4459/28555	2.58388e-05	3	68	0.00885047	41.0, 357.0, 576.0, 610.0, 747.0, 752.0, 1455.0, 1943.0, 2047.0, 2194.0, 2261.0, 2788.0, 2817.0, 2909.0, 3757.0, 3770.0, 3780.0, 3785.0, 4241.0, 4482.0, 4771.0, 4923.0, 5064.0, 5152.0, 6002.0, 7477.0, 8447.0, 8525.0, 8941.0, 9148.0, 9265.0, 9610.0, 10817.0, 11343.0, 23265.0, 23416.0, 23769.0, 26012.0, 29993.0, 50801.0, 54509.0, 56301.0, 56666.0, 57026.0, 57338.0, 57799.0, 58512.0, 58986.0, 64218.…
GO:0030425	CC	e	dendrite	14/265	403/28555	2.75722e-05	5	14	0.00885047	2047.0, 3770.0, 6002.0, 10815.0, 23138.0, 26012.0, 29888.0, 55201.0, 57787.0, 66004.0, 80758.0, 153090.0, 201191.0, 392617.0
GO:0032587	CC	e	ruffle membrane	7/265	95/28555	3.01892e-05	5	7	0.00885047	4771.0, 5152.0, 5662.0, 29993.0, 50649.0, 51177.0, 57026.0
GO:0043197	CC	e	dendritic spine	8/265	150/28555	8.36671e-05	6	8	0.0210244	29.0, 613.0, 1855.0, 4923.0, 5662.0, 9148.0, 29888.0, 85358.0
GO:0099092	CC	e	postsynaptic density, intracellular component	3/265	11/28555	0.000123405	5	3	0.0258386	613.0, 5662.0, 80758.0
GO:0032154	CC	e	cleavage furrow	5/265	53/28555	0.000132204	4	5	0.0258386	4771.0, 5662.0, 9600.0, 9727.0, 57026.0
GO:0005096	MF	e	GTPase activator activity	14/265	275/28555	3.3603e-07	5	14	0.00144896	29.0, 396.0, 613.0, 2909.0, 6002.0, 9610.0, 9905.0, 28964.0, 83874.0, 116986.0, 116988.0, 125058.0, 153090.0, 201176.0
GO:0005515	MF	e	protein binding	175/265	12369/28555	3.56715e-06	2	175	0.00769078	29.0, 41.0, 357.0, 396.0, 513.0, 576.0, 610.0, 613.0, 747.0, 752.0, 1455.0, 1840.0, 1852.0, 1855.0, 1943.0, 2047.0, 2068.0, 2134.0, 2194.0, 2261.0, 2788.0, 3257.0, 3757.0, 3785.0, 3927.0, 3984.0, 4097.0, 4241.0, 4248.0, 4482.0, 4512.0, 4771.0, 4923.0, 5064.0, 5152.0, 5463.0, 5600.0, 5662.0, 5871.0, 6002.0, 6585.0, 6640.0, 6721.0, 6722.0, 7016.0, 7064.0, 7290.0, 7477.0, 8525.0, 8534.0, 8912.0, 902…
