## Supplementary material for "Genetic and environmental regulation of caudate nucleus transcriptome: insight into schizophrenia risk and the dopamine system": Data S7: GO_analysis_module_grey.xlsx

### Sheet: Sheet1
GO	NS	enrichment	name	ratio_in_study	ratio_in_pop	p_uncorrected	depth	study_count	p_fdr_bh	study_items
GO:0150104	BP	e	transport across blood-brain barrier	24/2739	84/28555	7.06725e-07	6	24	0.00493551	477.0, 552.0, 3953.0, 5243.0, 6506.0, 6509.0, 6513.0, 6517.0, 6526.0, 6529.0, 6541.0, 6565.0, 6581.0, 7037.0, 8671.0, 8714.0, 8884.0, 9429.0, 9498.0, 53919.0, 54716.0, 84879.0, 84889.0, 92745.0
GO:0007166	BP	e	cell surface receptor signaling pathway	49/2739	227/28555	1.11409e-06	5	49	0.00493551	682.0, 843.0, 867.0, 929.0, 978.0, 1489.0, 1906.0, 1908.0, 1910.0, 1956.0, 2213.0, 2215.0, 2674.0, 2692.0, 3575.0, 3577.0, 3579.0, 3595.0, 3627.0, 3821.0, 3953.0, 4881.0, 5028.0, 5746.0, 8685.0, 8743.0, 9223.0, 9340.0, 9466.0, 10288.0, 10326.0, 10902.0, 10990.0, 23210.0, 23554.0, 23620.0, 23636.0, 25960.0, 27180.0, 50856.0, 51267.0, 57211.0, 64123.0, 84824.0, 127943.0, 221395.0, 222487.0, 344901.…
GO:0030198	BP	e	extracellular matrix organization	54/2739	251/28555	1.39976e-06	5	54	0.00493551	682.0, 999.0, 1281.0, 1290.0, 1293.0, 1305.0, 1306.0, 1463.0, 1634.0, 2192.0, 2199.0, 2294.0, 2295.0, 2335.0, 3384.0, 3385.0, 3672.0, 3676.0, 3680.0, 3695.0, 3791.0, 3913.0, 4016.0, 4060.0, 4148.0, 4313.0, 4318.0, 4324.0, 4325.0, 5156.0, 5212.0, 5806.0, 6692.0, 7057.0, 7101.0, 7450.0, 8516.0, 8728.0, 9509.0, 10516.0, 11096.0, 11174.0, 60495.0, 63827.0, 79148.0, 81792.0, 92949.0, 118856.0, 133584.…
GO:0001666	BP	e	response to hypoxia	35/2739	156/28555	1.62438e-06	5	35	0.00493551	134.0, 285.0, 857.0, 1139.0, 1543.0, 1909.0, 1958.0, 2034.0, 2113.0, 2155.0, 3091.0, 4089.0, 4313.0, 4519.0, 4538.0, 4843.0, 4880.0, 5228.0, 5328.0, 5894.0, 6387.0, 6513.0, 6940.0, 7010.0, 7057.0, 7351.0, 7423.0, 7424.0, 7515.0, 10266.0, 10370.0, 50507.0, 81575.0, 84292.0, 93649.0
GO:0030335	BP	e	positive regulation of cell migration	47/2739	241/28555	2.50952e-06	7	47	0.00493551	150.0, 857.0, 977.0, 1003.0, 1601.0, 1901.0, 1906.0, 1956.0, 2155.0, 2159.0, 2241.0, 2294.0, 2651.0, 2852.0, 3309.0, 3717.0, 3791.0, 4318.0, 5156.0, 5328.0, 5420.0, 5979.0, 6387.0, 6405.0, 6997.0, 7057.0, 7481.0, 8650.0, 8660.0, 9076.0, 10253.0, 10457.0, 22800.0, 29984.0, 51176.0, 51512.0, 55604.0, 56034.0, 56920.0, 57091.0, 57214.0, 59352.0, 83706.0, 285966.0, 286527.0, 100048912.0, 100287171.0
GO:0032496	BP	e	response to lipopolysaccharide	33/2739	138/28555	2.80563e-06	5	33	0.00493551	249.0, 1543.0, 1634.0, 1906.0, 2241.0, 2706.0, 2796.0, 3587.0, 3654.0, 3717.0, 3727.0, 4016.0, 4129.0, 4258.0, 4353.0, 4843.0, 5105.0, 5106.0, 5336.0, 5737.0, 6279.0, 6280.0, 6401.0, 8792.0, 9076.0, 9536.0, 10221.0, 10804.0, 25819.0, 26191.0, 57402.0, 84292.0, 117854.0
GO:0001525	BP	e	angiogenesis	45/2739	227/28555	3.79241e-06	3	45	0.00518886	94.0, 182.0, 285.0, 682.0, 857.0, 889.0, 1306.0, 1490.0, 1545.0, 1901.0, 2028.0, 2034.0, 2049.0, 2296.0, 2335.0, 2702.0, 2752.0, 3091.0, 3576.0, 3791.0, 3953.0, 4240.0, 4313.0, 5787.0, 6461.0, 7010.0, 7075.0, 7127.0, 7476.0, 8742.0, 8828.0, 8829.0, 10266.0, 23554.0, 23670.0, 27286.0, 55273.0, 57381.0, 64321.0, 80155.0, 81575.0, 83478.0, 83854.0, 154810.0, 641700.0
GO:0006357	BP	e	regulation of transcription by RNA polymerase II	236/2739	1606/28555	4.39783e-06	10	236	0.00541549	367.0, 687.0, 861.0, 864.0, 905.0, 1051.0, 1745.0, 1831.0, 1956.0, 1958.0, 2034.0, 2078.0, 2099.0, 2103.0, 2113.0, 2118.0, 2120.0, 2122.0, 2294.0, 2295.0, 2296.0, 2297.0, 2298.0, 2300.0, 2305.0, 2307.0, 2309.0, 2354.0, 2355.0, 2494.0, 2637.0, 2966.0, 3087.0, 3091.0, 3142.0, 3164.0, 3662.0, 3726.0, 3727.0, 4084.0, 4089.0, 4092.0, 4775.0, 4778.0, 4802.0, 4824.0, 4825.0, 4839.0, 4861.0, 4901.0, 5468…
GO:0006355	BP	e	regulation of transcription, DNA-templated	79/2739	489/28555	5.90122e-06	9	79	0.00660615	94.0, 864.0, 1051.0, 2099.0, 2103.0, 2130.0, 2146.0, 2296.0, 2494.0, 2804.0, 3091.0, 3184.0, 4783.0, 4799.0, 4802.0, 4824.0, 5252.0, 5430.0, 6096.0, 6495.0, 6659.0, 6664.0, 6665.0, 6877.0, 6920.0, 7468.0, 7539.0, 7584.0, 7639.0, 7748.0, 7978.0, 7988.0, 8324.0, 8464.0, 8553.0, 8975.0, 9189.0, 9319.0, 9392.0, 10307.0, 10891.0, 11156.0, 11200.0, 11281.0, 22809.0, 23421.0, 51593.0, 54904.0, 55249.0, …
GO:0007267	BP	e	cell-cell signaling	44/2739	228/28555	7.09429e-06	3	44	0.00699676	134.0, 147.0, 151.0, 367.0, 1489.0, 1906.0, 1908.0, 2028.0, 2256.0, 2701.0, 2702.0, 2706.0, 2796.0, 3600.0, 3627.0, 5228.0, 5443.0, 6280.0, 6351.0, 6373.0, 6469.0, 7010.0, 7022.0, 7071.0, 8200.0, 8321.0, 8743.0, 8744.0, 8792.0, 8829.0, 8840.0, 8995.0, 9547.0, 9607.0, 10052.0, 10288.0, 10457.0, 10750.0, 10804.0, 23166.0, 24147.0, 83888.0, 116337.0, 143282.0
GO:0045893	BP	e	positive regulation of transcription, DNA-templated	96/2739	633/28555	7.93046e-06	10	96	0.00699676	59.0, 94.0, 367.0, 641.0, 861.0, 864.0, 999.0, 1051.0, 1956.0, 1958.0, 2099.0, 2103.0, 2113.0, 2122.0, 2294.0, 2295.0, 2296.0, 2305.0, 2309.0, 2494.0, 3087.0, 3091.0, 3184.0, 3609.0, 3621.0, 3662.0, 4089.0, 4693.0, 4778.0, 4783.0, 4824.0, 4863.0, 5468.0, 5979.0, 5987.0, 6096.0, 6469.0, 6495.0, 6659.0, 6664.0, 6737.0, 6787.0, 6867.0, 6907.0, 6908.0, 6926.0, 7030.0, 7476.0, 7481.0, 7547.0, 7784.0, …
GO:0090131	BP	e	mesenchyme migration	5/2739	5/28555	8.0931e-06	3	5	0.00699676	58.0, 59.0, 70.0, 72.0, 2294.0
GO:0000122	BP	e	negative regulation of transcription by RNA polymerase II	123/2739	852/28555	8.52293e-06	11	123	0.00699676	190.0, 367.0, 857.0, 861.0, 864.0, 1051.0, 1601.0, 1745.0, 1906.0, 1910.0, 1958.0, 2099.0, 2120.0, 2146.0, 2203.0, 2294.0, 2296.0, 2305.0, 2307.0, 2309.0, 2354.0, 2444.0, 2624.0, 3087.0, 3337.0, 3429.0, 4004.0, 4084.0, 4089.0, 4092.0, 4188.0, 4783.0, 4799.0, 4825.0, 4838.0, 4861.0, 5468.0, 5987.0, 6297.0, 6304.0, 6469.0, 6493.0, 6495.0, 6664.0, 6665.0, 6907.0, 6913.0, 6926.0, 6940.0, 7022.0, 7071…
GO:0034446	BP	e	substrate adhesion-dependent cell spreading	17/2739	56/28555	1.18907e-05	5	17	0.00915139	558.0, 2049.0, 2241.0, 2335.0, 3676.0, 3695.0, 3913.0, 7010.0, 8322.0, 8324.0, 8516.0, 8829.0, 9928.0, 23380.0, 55742.0, 59277.0, 83706.0
GO:0060070	BP	e	canonical Wnt signaling pathway	19/2739	68/28555	1.41277e-05	8	19	0.0100123	2131.0, 2487.0, 6382.0, 6469.0, 7473.0, 7476.0, 7478.0, 7481.0, 8321.0, 8322.0, 8324.0, 8325.0, 8326.0, 9314.0, 11211.0, 26108.0, 51176.0, 54361.0, 90780.0
GO:0002040	BP	e	sprouting angiogenesis	12/2739	31/28555	1.46354e-05	4	12	0.0100123	5228.0, 7010.0, 7057.0, 7423.0, 7424.0, 8829.0, 10266.0, 23210.0, 25960.0, 51176.0, 55742.0, 147372.0
GO:0007165	BP	e	signal transduction	141/2739	1040/28555	2.67833e-05	4	141	0.0173584	94.0, 134.0, 285.0, 355.0, 367.0, 558.0, 797.0, 867.0, 943.0, 947.0, 1135.0, 1136.0, 1138.0, 1139.0, 1145.0, 1185.0, 1306.0, 1490.0, 1908.0, 1909.0, 1956.0, 2028.0, 2034.0, 2057.0, 2078.0, 2099.0, 2131.0, 2213.0, 2256.0, 2359.0, 2668.0, 2671.0, 2741.0, 2791.0, 2796.0, 2868.0, 2888.0, 2919.0, 3091.0, 3164.0, 3487.0, 3561.0, 3575.0, 3576.0, 3579.0, 3594.0, 3600.0, 3613.0, 3627.0, 3667.0, 3702.0, 37…
GO:0061299	BP	e	retina vasculature morphogenesis in camera-type eye	5/2739	6/28555	4.46836e-05	3	5	0.0275117	4693.0, 8322.0, 8829.0, 22899.0, 57381.0
GO:0038111	BP	e	interleukin-7-mediated signaling pathway	11/2739	30/28555	6.01028e-05	7	11	0.0352431	1154.0, 3561.0, 3575.0, 3667.0, 3718.0, 8353.0, 8357.0, 8660.0, 8835.0, 85480.0, 653604.0
GO:0009612	BP	e	response to mechanical stimulus	15/2739	52/28555	7.4164e-05	3	15	0.0415116	58.0, 285.0, 1116.0, 1185.0, 1281.0, 1634.0, 2113.0, 2354.0, 3727.0, 4353.0, 5028.0, 5468.0, 6610.0, 7057.0, 8200.0
GO:0032119	BP	e	sequestering of zinc ion	4/2739	4/28555	8.44849e-05	5	4	0.0452325	6279.0, 6280.0, 148867.0, 169026.0
GO:0050911	BP	p	detection of chemical stimulus involved in sensory perception of smell	6/2739	403/28555	2.14086e-06	5	6	0.00493551	4993.0, 26659.0, 138799.0, 284521.0, 343171.0, 401994.0
GO:0035195	BP	p	gene silencing by miRNA	3/2739	548/28555	3.24345e-06	10	3	0.00499248	645323.0, 693158.0, 107075116.0
GO:0031012	CC	e	extracellular matrix	59/2739	244/28555	1.60684e-06	3	59	0.000975436	249.0, 1116.0, 1281.0, 1290.0, 1293.0, 1305.0, 1306.0, 1463.0, 1490.0, 2192.0, 2199.0, 2331.0, 2335.0, 2734.0, 3730.0, 4053.0, 4060.0, 4148.0, 4256.0, 4324.0, 4325.0, 4693.0, 5806.0, 7057.0, 7450.0, 7473.0, 7476.0, 7481.0, 7784.0, 7980.0, 8214.0, 8840.0, 8857.0, 9509.0, 10234.0, 10418.0, 10516.0, 11096.0, 11174.0, 22932.0, 50939.0, 54361.0, 54829.0, 57124.0, 60495.0, 63827.0, 79148.0, 81035.0, 81…
GO:0009897	CC	e	external side of plasma membrane	56/2739	284/28555	2.25836e-06	3	56	0.000975436	355.0, 912.0, 929.0, 947.0, 958.0, 1003.0, 1438.0, 1901.0, 2028.0, 2213.0, 2674.0, 2675.0, 2690.0, 2741.0, 3134.0, 3140.0, 3561.0, 3575.0, 3577.0, 3579.0, 3594.0, 3595.0, 3627.0, 3672.0, 3875.0, 3953.0, 4240.0, 4277.0, 4907.0, 5034.0, 5133.0, 5156.0, 5169.0, 6382.0, 6387.0, 6517.0, 7037.0, 7057.0, 8792.0, 9034.0, 9173.0, 9332.0, 9466.0, 9619.0, 10384.0, 10385.0, 11086.0, 55068.0, 57124.0, 80274.0…
GO:0009986	CC	e	cell surface	95/2739	572/28555	2.66737e-06	2	95	0.000975436	94.0, 151.0, 335.0, 355.0, 558.0, 684.0, 762.0, 912.0, 927.0, 958.0, 965.0, 977.0, 1000.0, 1003.0, 1956.0, 2013.0, 2690.0, 2692.0, 2719.0, 3105.0, 3134.0, 3309.0, 3561.0, 3579.0, 3600.0, 3672.0, 3676.0, 3695.0, 3730.0, 3753.0, 4038.0, 4277.0, 4325.0, 4693.0, 4907.0, 5028.0, 5243.0, 5327.0, 5328.0, 5738.0, 6382.0, 6469.0, 6506.0, 6509.0, 6520.0, 6529.0, 6531.0, 6997.0, 7010.0, 7035.0, 7037.0, 7057…
GO:0062023	CC	e	collagen-containing extracellular matrix	71/2739	374/28555	3.23613e-06	4	71	0.000975436	2.0, 285.0, 335.0, 1000.0, 1281.0, 1290.0, 1293.0, 1305.0, 1306.0, 1490.0, 1634.0, 2155.0, 2162.0, 2192.0, 2199.0, 2219.0, 2267.0, 2331.0, 2335.0, 2662.0, 2719.0, 3698.0, 3913.0, 4016.0, 4053.0, 4060.0, 4148.0, 4239.0, 4240.0, 4256.0, 4313.0, 4318.0, 4693.0, 4958.0, 4969.0, 5212.0, 5270.0, 5654.0, 5657.0, 6279.0, 6280.0, 6387.0, 6469.0, 7057.0, 7060.0, 7123.0, 7450.0, 7478.0, 7784.0, 8404.0, 8728…
GO:0005887	CC	e	integral component of plasma membrane	203/2739	1395/28555	3.65485e-06	4	203	0.000975436	19.0, 24.0, 94.0, 134.0, 136.0, 147.0, 150.0, 151.0, 182.0, 362.0, 363.0, 364.0, 366.0, 552.0, 558.0, 682.0, 857.0, 858.0, 912.0, 947.0, 958.0, 965.0, 977.0, 1000.0, 1133.0, 1135.0, 1136.0, 1138.0, 1139.0, 1145.0, 1184.0, 1259.0, 1438.0, 1909.0, 1910.0, 1956.0, 2028.0, 2049.0, 2057.0, 2213.0, 2215.0, 2322.0, 2523.0, 2587.0, 2690.0, 2701.0, 2702.0, 2706.0, 2741.0, 2827.0, 2840.0, 2852.0, 2899.0, 2…
GO:0005788	CC	e	endoplasmic reticulum lumen	55/2739	299/28555	4.16635e-06	4	55	0.000975436	213.0, 335.0, 415.0, 416.0, 1000.0, 1066.0, 1281.0, 1290.0, 1293.0, 1305.0, 1306.0, 2155.0, 2159.0, 2322.0, 2335.0, 2719.0, 2882.0, 3270.0, 3309.0, 3486.0, 3487.0, 3698.0, 3913.0, 4148.0, 4240.0, 4924.0, 5034.0, 5743.0, 6469.0, 7057.0, 7473.0, 7476.0, 8404.0, 8542.0, 8824.0, 9562.0, 10232.0, 10418.0, 11001.0, 11096.0, 11098.0, 27348.0, 51738.0, 54361.0, 54863.0, 56034.0, 56886.0, 56983.0, 60681.0…
GO:0016324	CC	e	apical plasma membrane	60/2739	342/28555	4.52011e-06	4	60	0.000975436	182.0, 362.0, 363.0, 684.0, 762.0, 947.0, 1000.0, 1956.0, 2013.0, 2028.0, 2335.0, 3753.0, 4284.0, 4810.0, 4935.0, 5002.0, 5028.0, 5169.0, 5172.0, 5174.0, 5205.0, 5243.0, 5244.0, 5348.0, 5420.0, 5593.0, 6513.0, 6520.0, 6541.0, 6565.0, 6781.0, 6809.0, 6997.0, 7010.0, 8170.0, 8692.0, 8884.0, 9076.0, 9429.0, 10004.0, 10804.0, 23043.0, 23516.0, 50507.0, 50617.0, 51458.0, 53405.0, 54716.0, 55107.0, 552…
GO:0045121	CC	e	membrane raft	45/2739	231/28555	4.57841e-06	4	45	0.000975436	19.0, 355.0, 682.0, 684.0, 857.0, 858.0, 867.0, 929.0, 962.0, 1901.0, 1910.0, 1956.0, 2013.0, 3672.0, 3717.0, 3753.0, 3784.0, 3791.0, 5174.0, 5244.0, 5420.0, 5979.0, 6401.0, 6442.0, 6469.0, 6506.0, 6517.0, 6531.0, 6997.0, 7010.0, 7851.0, 8436.0, 8692.0, 9429.0, 10287.0, 23237.0, 55107.0, 59272.0, 64750.0, 79870.0, 84433.0, 84876.0, 130574.0, 138715.0, 349667.0
GO:0005576	CC	e	extracellular region	255/2739	1793/28555	4.99086e-06	2	255	0.000975436	2.0, 49.0, 182.0, 213.0, 230.0, 249.0, 285.0, 335.0, 671.0, 717.0, 730.0, 797.0, 929.0, 978.0, 999.0, 1071.0, 1116.0, 1281.0, 1290.0, 1293.0, 1305.0, 1306.0, 1438.0, 1463.0, 1489.0, 1490.0, 1634.0, 1675.0, 1774.0, 1906.0, 1908.0, 2049.0, 2057.0, 2155.0, 2159.0, 2160.0, 2162.0, 2192.0, 2199.0, 2215.0, 2219.0, 2256.0, 2267.0, 2331.0, 2335.0, 2444.0, 2590.0, 2668.0, 2671.0, 2690.0, 2719.0, 2720.0, 2…
GO:0000785	CC	e	chromatin	134/2739	943/28555	6.21346e-06	2	134	0.00109295	190.0, 367.0, 687.0, 861.0, 864.0, 1051.0, 1063.0, 1104.0, 1745.0, 1958.0, 2034.0, 2078.0, 2099.0, 2103.0, 2113.0, 2118.0, 2120.0, 2146.0, 2241.0, 2294.0, 2295.0, 2296.0, 2297.0, 2298.0, 2300.0, 2305.0, 2307.0, 2309.0, 2354.0, 2355.0, 2494.0, 2637.0, 3087.0, 3091.0, 3142.0, 3164.0, 3662.0, 3726.0, 3727.0, 4084.0, 4089.0, 4092.0, 4775.0, 4778.0, 4783.0, 4799.0, 4802.0, 4824.0, 4825.0, 4861.0, 4901…
GO:0005886	CC	e	plasma membrane	574/2739	4459/28555	7.17491e-06	3	574	0.00114733	19.0, 94.0, 125.0, 134.0, 136.0, 147.0, 150.0, 151.0, 182.0, 249.0, 285.0, 306.0, 321.0, 335.0, 355.0, 362.0, 363.0, 364.0, 366.0, 367.0, 477.0, 527.0, 552.0, 558.0, 682.0, 684.0, 687.0, 762.0, 857.0, 858.0, 867.0, 889.0, 905.0, 912.0, 919.0, 927.0, 929.0, 943.0, 947.0, 958.0, 962.0, 965.0, 977.0, 999.0, 1000.0, 1003.0, 1008.0, 1133.0, 1135.0, 1136.0, 1138.0, 1139.0, 1145.0, 1154.0, 1184.0, 1259.…
GO:0005737	CC	e	cytoplasm	539/2739	4659/28555	8.05077e-06	2	539	0.00118011	48.0, 59.0, 70.0, 72.0, 147.0, 150.0, 190.0, 213.0, 306.0, 321.0, 364.0, 367.0, 477.0, 641.0, 684.0, 763.0, 843.0, 845.0, 864.0, 875.0, 889.0, 912.0, 919.0, 943.0, 947.0, 958.0, 983.0, 993.0, 999.0, 1000.0, 1051.0, 1063.0, 1066.0, 1104.0, 1116.0, 1396.0, 1491.0, 1600.0, 1601.0, 1787.0, 1832.0, 1847.0, 1901.0, 1906.0, 1956.0, 1958.0, 1978.0, 1981.0, 2013.0, 2028.0, 2078.0, 2099.0, 2103.0, 2113.0, …
GO:0005634	CC	e	nucleus	612/2739	5311/28555	8.80315e-06	5	612	0.00119113	49.0, 147.0, 190.0, 213.0, 285.0, 293.0, 335.0, 367.0, 641.0, 687.0, 858.0, 861.0, 864.0, 875.0, 905.0, 983.0, 993.0, 1051.0, 1062.0, 1063.0, 1104.0, 1659.0, 1674.0, 1743.0, 1745.0, 1774.0, 1797.0, 1831.0, 1832.0, 1847.0, 1956.0, 1958.0, 1978.0, 1981.0, 2013.0, 2078.0, 2099.0, 2103.0, 2113.0, 2118.0, 2120.0, 2122.0, 2130.0, 2139.0, 2146.0, 2177.0, 2203.0, 2241.0, 2256.0, 2294.0, 2295.0, 2296.0, 2…
GO:0016021	CC	e	integral component of membrane	421/2739	3580/28555	1.05753e-05	3	421	0.00132871	224.0, 293.0, 355.0, 362.0, 363.0, 366.0, 527.0, 684.0, 919.0, 927.0, 943.0, 999.0, 1003.0, 1135.0, 1136.0, 1139.0, 1185.0, 1306.0, 1687.0, 1723.0, 1734.0, 1735.0, 1798.0, 1901.0, 2013.0, 2099.0, 2131.0, 2327.0, 2328.0, 2359.0, 2537.0, 2542.0, 2587.0, 2651.0, 2690.0, 2692.0, 2734.0, 2741.0, 2804.0, 3140.0, 3429.0, 3575.0, 3577.0, 3587.0, 3755.0, 3784.0, 3787.0, 3953.0, 4038.0, 4129.0, 4258.0, 427…
GO:0005615	CC	e	extracellular space	213/2739	1685/28555	2.81256e-05	2	213	0.00329819	2.0, 58.0, 59.0, 70.0, 72.0, 213.0, 277.0, 285.0, 335.0, 558.0, 671.0, 717.0, 797.0, 889.0, 912.0, 929.0, 1066.0, 1071.0, 1116.0, 1281.0, 1290.0, 1293.0, 1305.0, 1306.0, 1489.0, 1490.0, 1634.0, 1906.0, 1908.0, 1956.0, 2155.0, 2159.0, 2160.0, 2192.0, 2219.0, 2267.0, 2331.0, 2335.0, 2487.0, 2661.0, 2662.0, 2668.0, 2690.0, 2796.0, 2919.0, 3043.0, 3075.0, 3134.0, 3140.0, 3250.0, 3486.0, 3487.0, 3576.…
GO:0031225	CC	e	anchored component of membrane	23/2739	101/28555	0.000106036	3	23	0.0116574	249.0, 684.0, 962.0, 2215.0, 2674.0, 2675.0, 4907.0, 6997.0, 7035.0, 8000.0, 8794.0, 8875.0, 8876.0, 10232.0, 27293.0, 50863.0, 51299.0, 63827.0, 64174.0, 116372.0, 130574.0, 130576.0, 146183.0
GO:0005654	CC	e	nucleoplasm	428/2739	3789/28555	0.000187657	2	428	0.019417	125.0, 190.0, 367.0, 641.0, 687.0, 861.0, 864.0, 905.0, 983.0, 993.0, 1003.0, 1051.0, 1062.0, 1063.0, 1104.0, 1591.0, 1659.0, 1723.0, 1743.0, 1787.0, 1797.0, 1847.0, 1901.0, 1958.0, 2034.0, 2099.0, 2103.0, 2113.0, 2118.0, 2122.0, 2130.0, 2139.0, 2146.0, 2177.0, 2289.0, 2296.0, 2305.0, 2309.0, 2354.0, 2355.0, 2444.0, 2494.0, 2587.0, 2624.0, 2731.0, 2852.0, 2966.0, 2969.0, 2976.0, 3018.0, 3091.0, 3…
GO:0005829	CC	e	cytosol	572/2739	5207/28555	0.000217951	2	572	0.0212987	2.0, 9.0, 48.0, 58.0, 59.0, 70.0, 72.0, 125.0, 151.0, 230.0, 316.0, 335.0, 355.0, 367.0, 578.0, 583.0, 641.0, 684.0, 687.0, 843.0, 864.0, 867.0, 875.0, 905.0, 977.0, 978.0, 983.0, 993.0, 1062.0, 1063.0, 1066.0, 1154.0, 1184.0, 1490.0, 1491.0, 1600.0, 1601.0, 1645.0, 1646.0, 1659.0, 1674.0, 1687.0, 1719.0, 1723.0, 1743.0, 1797.0, 1807.0, 1831.0, 1978.0, 1981.0, 2013.0, 2034.0, 2049.0, 2099.0, 2103…
GO:0019838	MF	e	growth factor binding	13/2739	31/28555	2.21448e-06	3	13	0.00318295	2.0, 2322.0, 2690.0, 2692.0, 3791.0, 4053.0, 5156.0, 7010.0, 8828.0, 8829.0, 83888.0, 85409.0, 143282.0
GO:0000978	MF	e	RNA polymerase II cis-regulatory region sequence-specific DNA binding	180/2739	1179/28555	4.01139e-06	9	180	0.00382485	367.0, 687.0, 861.0, 864.0, 1051.0, 1745.0, 1958.0, 2034.0, 2078.0, 2099.0, 2103.0, 2113.0, 2118.0, 2120.0, 2122.0, 2146.0, 2294.0, 2295.0, 2296.0, 2297.0, 2298.0, 2300.0, 2307.0, 2309.0, 2354.0, 2355.0, 2494.0, 2624.0, 3087.0, 3164.0, 3662.0, 3726.0, 3727.0, 4084.0, 4089.0, 4775.0, 4778.0, 4783.0, 4802.0, 4824.0, 4825.0, 4901.0, 5468.0, 5971.0, 6096.0, 6297.0, 6304.0, 6495.0, 6659.0, 6660.0, 666…
GO:0000981	MF	e	DNA-binding transcription factor activity, RNA polymerase II-specific	198/2739	1246/28555	4.43513e-06	3	198	0.00382485	367.0, 687.0, 861.0, 864.0, 1051.0, 1745.0, 1958.0, 2034.0, 2078.0, 2099.0, 2103.0, 2113.0, 2118.0, 2120.0, 2294.0, 2295.0, 2296.0, 2297.0, 2298.0, 2300.0, 2305.0, 2307.0, 2309.0, 2354.0, 2355.0, 2494.0, 2624.0, 2637.0, 2969.0, 3087.0, 3091.0, 3142.0, 3164.0, 3662.0, 3726.0, 3727.0, 4084.0, 4089.0, 4775.0, 4778.0, 4783.0, 4799.0, 4802.0, 4824.0, 4825.0, 4861.0, 4901.0, 5468.0, 5971.0, 6096.0, 629…
GO:0046872	MF	e	metal ion binding	301/2739	2303/28555	5.42702e-06	4	301	0.00390022	48.0, 94.0, 249.0, 280.0, 285.0, 415.0, 416.0, 578.0, 687.0, 717.0, 875.0, 1281.0, 1290.0, 1798.0, 2110.0, 2122.0, 2130.0, 2131.0, 2162.0, 2184.0, 2203.0, 2219.0, 2752.0, 3043.0, 3048.0, 3081.0, 3486.0, 3613.0, 3621.0, 3672.0, 3676.0, 3680.0, 3695.0, 3702.0, 3717.0, 3955.0, 4004.0, 4081.0, 4089.0, 4092.0, 4242.0, 4255.0, 4353.0, 4519.0, 4843.0, 4885.0, 4892.0, 4907.0, 4938.0, 4998.0, 5091.0, 5139…
GO:0005515	MF	e	protein binding	1455/2739	12369/28555	1.07241e-05	2	1455	0.00653814	2.0, 19.0, 48.0, 49.0, 58.0, 94.0, 134.0, 136.0, 147.0, 150.0, 151.0, 182.0, 190.0, 213.0, 224.0, 230.0, 249.0, 285.0, 293.0, 321.0, 335.0, 355.0, 362.0, 363.0, 366.0, 367.0, 477.0, 527.0, 552.0, 558.0, 578.0, 583.0, 641.0, 682.0, 684.0, 717.0, 762.0, 797.0, 843.0, 845.0, 857.0, 858.0, 861.0, 864.0, 867.0, 875.0, 889.0, 905.0, 912.0, 919.0, 929.0, 947.0, 958.0, 962.0, 965.0, 977.0, 978.0, 983.0, …
GO:0003682	MF	e	chromatin binding	67/2739	407/28555	1.25628e-05	2	67	0.00653814	367.0, 905.0, 1051.0, 1063.0, 1104.0, 1745.0, 1956.0, 2078.0, 2099.0, 2146.0, 2355.0, 2494.0, 2624.0, 2852.0, 3184.0, 4089.0, 4353.0, 4825.0, 4998.0, 5252.0, 5428.0, 5468.0, 6046.0, 6322.0, 6472.0, 6495.0, 6665.0, 7150.0, 7153.0, 7468.0, 8535.0, 8626.0, 8888.0, 9156.0, 10036.0, 10370.0, 10389.0, 22809.0, 23186.0, 23310.0, 23314.0, 23636.0, 25885.0, 25942.0, 29028.0, 29781.0, 51053.0, 51176.0, 513…
GO:0004896	MF	e	cytokine receptor activity	15/2739	46/28555	1.47376e-05	4	15	0.00653814	1438.0, 2322.0, 2690.0, 3561.0, 3575.0, 3587.0, 3594.0, 3595.0, 3953.0, 8322.0, 9173.0, 9466.0, 50615.0, 53833.0, 163702.0
GO:0005102	MF	e	signaling receptor binding	60/2739	353/28555	1.51627e-05	3	60	0.00653814	2.0, 19.0, 285.0, 335.0, 367.0, 857.0, 965.0, 1003.0, 1908.0, 2155.0, 2219.0, 2241.0, 2242.0, 2267.0, 2335.0, 2444.0, 2668.0, 2674.0, 2734.0, 2919.0, 2946.0, 3105.0, 3134.0, 3385.0, 3487.0, 3627.0, 3672.0, 3717.0, 4239.0, 4880.0, 5270.0, 5327.0, 5443.0, 5623.0, 5657.0, 6387.0, 6531.0, 6997.0, 7066.0, 7220.0, 7476.0, 8321.0, 8742.0, 8743.0, 8744.0, 8995.0, 10142.0, 10384.0, 10385.0, 10673.0, 23705…
GO:0042803	MF	e	protein homodimerization activity	97/2739	659/28555	2.22681e-05	4	97	0.00824667	150.0, 190.0, 224.0, 316.0, 578.0, 641.0, 684.0, 845.0, 858.0, 875.0, 978.0, 1051.0, 1063.0, 1139.0, 2131.0, 2668.0, 2690.0, 2720.0, 2731.0, 2944.0, 2946.0, 3087.0, 3613.0, 3625.0, 3654.0, 4038.0, 4089.0, 4281.0, 4693.0, 4843.0, 5156.0, 5341.0, 5350.0, 5444.0, 5896.0, 5961.0, 5987.0, 6472.0, 6737.0, 6913.0, 7037.0, 7086.0, 7153.0, 7225.0, 7291.0, 8013.0, 8322.0, 8326.0, 8459.0, 8517.0, 8553.0, 89…
GO:0005509	MF	e	calcium ion binding	102/2739	703/28555	2.29499e-05	5	102	0.00824667	182.0, 277.0, 306.0, 845.0, 867.0, 999.0, 1000.0, 1003.0, 1008.0, 1463.0, 2155.0, 2159.0, 2192.0, 2199.0, 2706.0, 3270.0, 3309.0, 4038.0, 4053.0, 4148.0, 4256.0, 4924.0, 5098.0, 5169.0, 5322.0, 5330.0, 5332.0, 5444.0, 5475.0, 5551.0, 5639.0, 5979.0, 6279.0, 6280.0, 6283.0, 6442.0, 6469.0, 6695.0, 7057.0, 7060.0, 7086.0, 7123.0, 7125.0, 8404.0, 8416.0, 10004.0, 10343.0, 10382.0, 10516.0, 10518.0, …
GO:0001228	MF	e	DNA-binding transcription activator activity, RNA polymerase II-specific	70/2739	441/28555	2.78099e-05	4	70	0.00922433	367.0, 861.0, 1051.0, 1958.0, 2034.0, 2078.0, 2099.0, 2103.0, 2113.0, 2118.0, 2120.0, 2122.0, 2294.0, 2295.0, 2296.0, 2297.0, 2309.0, 2354.0, 2355.0, 2494.0, 2624.0, 2637.0, 2969.0, 3087.0, 3091.0, 3164.0, 3662.0, 3726.0, 3727.0, 4089.0, 4775.0, 4802.0, 4901.0, 6096.0, 6297.0, 6495.0, 6659.0, 6664.0, 6939.0, 7022.0, 7027.0, 7030.0, 7071.0, 7101.0, 7547.0, 7728.0, 7757.0, 8013.0, 8626.0, 9189.0, 9…
GO:0005201	MF	e	extracellular matrix structural constituent	28/2739	137/28555	0.000108679	2	28	0.0334732	1116.0, 1281.0, 1290.0, 1305.0, 1306.0, 2192.0, 2199.0, 2335.0, 3730.0, 3913.0, 4053.0, 4060.0, 4148.0, 4239.0, 4240.0, 4256.0, 7057.0, 7450.0, 7784.0, 7980.0, 10418.0, 25878.0, 27286.0, 50939.0, 79812.0, 83872.0, 115908.0, 255743.0
GO:0005021	MF	e	vascular endothelial growth factor-activated receptor activity	5/2739	7/28555	0.000143943	8	5	0.0387925	2322.0, 3791.0, 5156.0, 8828.0, 8829.0
GO:0031406	MF	e	carboxylic acid binding	5/2739	7/28555	0.000143943	4	5	0.0387925	1645.0, 1646.0, 5105.0, 5264.0, 55662.0
GO:1903231	MF	p	mRNA binding involved in posttranscriptional gene silencing	1/2739	244/28555	1.60684e-06	6	1	0.00318295	693158.0
GO:0004984	MF	p	olfactory receptor activity	6/2739	403/28555	2.14086e-06	4	6	0.00318295	4993.0, 26659.0, 138799.0, 284521.0, 343171.0, 401994.0
