## Supplementary material for "Genetic and environmental regulation of caudate nucleus transcriptome: insight into schizophrenia risk and the dopamine system": Data S7: GO_analysis_module_lightgreen.xlsx

### Sheet: Sheet1
GO	NS	enrichment	name	ratio_in_study	ratio_in_pop	p_uncorrected	depth	study_count	p_fdr_bh	study_items
GO:0005829	CC	e	cytosol	75/250	5207/28555	7.16122e-06	2	75	0.0110402	215.0, 755.0, 1384.0, 1445.0, 1453.0, 1849.0, 2077.0, 2539.0, 3297.0, 4357.0, 4597.0, 4793.0, 5211.0, 5424.0, 6271.0, 6305.0, 6449.0, 6455.0, 6494.0, 7187.0, 7249.0, 8379.0, 8570.0, 9092.0, 9112.0, 9146.0, 9647.0, 9894.0, 9986.0, 10014.0, 10101.0, 10139.0, 10297.0, 10318.0, 10908.0, 11033.0, 22977.0, 23370.0, 25796.0, 26153.0, 29952.0, 29997.0, 30818.0, 30827.0, 55544.0, 55658.0, 55700.0, 56848.0…
GO:0005634	CC	e	nucleus	75/250	5311/28555	1.25528e-05	5	75	0.0110402	1059.0, 1453.0, 1468.0, 1613.0, 2077.0, 2539.0, 3014.0, 3166.0, 3297.0, 4035.0, 4793.0, 4968.0, 5424.0, 6271.0, 6449.0, 6494.0, 6576.0, 6649.0, 6929.0, 7249.0, 7625.0, 7755.0, 7760.0, 8241.0, 8498.0, 8568.0, 8570.0, 9092.0, 9112.0, 9351.0, 9647.0, 9862.0, 9894.0, 10014.0, 10025.0, 10101.0, 10608.0, 10629.0, 11033.0, 11054.0, 25799.0, 28992.0, 30818.0, 30827.0, 51157.0, 51222.0, 51548.0, 54345.0, …
GO:0046872	MF	e	metal ion binding	49/250	2303/28555	9.1221e-07	4	49	0.00393345	1445.0, 1877.0, 5211.0, 5424.0, 6650.0, 7625.0, 7709.0, 7760.0, 8241.0, 9146.0, 9647.0, 9755.0, 10014.0, 10101.0, 11033.0, 23370.0, 25799.0, 29803.0, 51157.0, 51222.0, 55658.0, 56731.0, 56931.0, 57567.0, 57592.0, 64428.0, 64763.0, 65094.0, 79586.0, 79724.0, 79797.0, 79894.0, 80198.0, 81858.0, 90379.0, 90850.0, 92999.0, 115992.0, 126374.0, 140467.0, 146542.0, 147807.0, 149076.0, 163033.0, 199745.0…
GO:0005515	MF	e	protein binding	190/250	12369/28555	3.38803e-06	2	190	0.0073046	215.0, 755.0, 1271.0, 1445.0, 1453.0, 1468.0, 1509.0, 1613.0, 1731.0, 1849.0, 1877.0, 1953.0, 2077.0, 2539.0, 2621.0, 2905.0, 3014.0, 3241.0, 3297.0, 3338.0, 3801.0, 4035.0, 4059.0, 4245.0, 4357.0, 4793.0, 4917.0, 4968.0, 5211.0, 5424.0, 5442.0, 6271.0, 6449.0, 6455.0, 6494.0, 6649.0, 6650.0, 6837.0, 6929.0, 7106.0, 7187.0, 7249.0, 7709.0, 7755.0, 7760.0, 8241.0, 8379.0, 8498.0, 8568.0, 8570.0, 8…
GO:0000978	MF	e	RNA polymerase II cis-regulatory region sequence-specific DNA binding	27/250	1179/28555	5.55166e-06	9	27	0.00742749	1877.0, 3297.0, 6929.0, 7625.0, 7709.0, 7755.0, 7760.0, 9112.0, 10014.0, 10608.0, 25799.0, 30818.0, 51157.0, 51222.0, 54345.0, 56731.0, 57567.0, 64763.0, 79797.0, 92999.0, 138151.0, 140467.0, 147807.0, 149076.0, 221527.0, 285971.0, 100507290.0
GO:0042802	MF	e	identical protein binding	31/250	1460/28555	6.89007e-06	3	31	0.00742749	215.0, 1445.0, 1613.0, 1731.0, 2539.0, 3297.0, 4357.0, 5211.0, 6271.0, 6449.0, 6455.0, 7187.0, 8241.0, 8379.0, 8694.0, 9351.0, 9605.0, 10014.0, 10318.0, 10612.0, 22977.0, 27433.0, 29997.0, 51150.0, 57175.0, 79797.0, 81603.0, 81858.0, 84823.0, 90933.0, 729438.0
