## Supplementary material for "Genetic and environmental regulation of caudate nucleus transcriptome: insight into schizophrenia risk and the dopamine system": Data S7: GO_analysis_module_lightyellow.xlsx

### Sheet: Sheet1
GO	NS	enrichment	name	ratio_in_study	ratio_in_pop	p_uncorrected	depth	study_count	p_fdr_bh	study_items
GO:0007268	BP	e	chemical synaptic transmission	12/203	243/28555	1.92669e-07	7	12	0.00237253	782.0, 784.0, 869.0, 1132.0, 1742.0, 2900.0, 2902.0, 6572.0, 6861.0, 7804.0, 9094.0, 50488.0
GO:0061337	BP	e	cardiac conduction	7/203	47/28555	1.00973e-06	7	7	0.00621692	779.0, 782.0, 784.0, 3761.0, 3768.0, 6508.0, 27092.0
GO:0014069	CC	e	postsynaptic density	14/203	237/28555	1.47078e-07	4	14	0.000168481	1627.0, 1742.0, 1813.0, 2902.0, 6543.0, 6714.0, 7804.0, 9762.0, 11178.0, 11346.0, 23542.0, 23623.0, 50488.0, 160622.0
GO:0030425	CC	e	dendrite	16/203	403/28555	2.24958e-07	5	16	0.000168481	115.0, 1132.0, 1627.0, 1813.0, 2011.0, 2902.0, 6543.0, 7804.0, 10858.0, 50488.0, 55361.0, 56850.0, 56896.0, 84623.0, 123591.0, 126129.0
GO:0098978	CC	e	glutamatergic synapse	13/203	302/28555	2.87346e-07	4	13	0.000168481	869.0, 1627.0, 1742.0, 1813.0, 6712.0, 6714.0, 8541.0, 8943.0, 27092.0, 56850.0, 126129.0, 146395.0, 160622.0
GO:0030672	CC	e	synaptic vesicle membrane	7/203	71/28555	7.48677e-07	8	7	0.000268005	1813.0, 6861.0, 9066.0, 9145.0, 9381.0, 22895.0, 91683.0
GO:0045211	CC	e	postsynaptic membrane	11/203	140/28555	7.61812e-07	5	11	0.000268005	286.0, 869.0, 1132.0, 1627.0, 1742.0, 2900.0, 2902.0, 3761.0, 11178.0, 22895.0, 160622.0
GO:0005886	CC	e	plasma membrane	74/203	4459/28555	1.3122e-06	3	74	0.000384694	21.0, 111.0, 115.0, 146.0, 160.0, 161.0, 286.0, 779.0, 782.0, 784.0, 886.0, 1002.0, 1132.0, 1627.0, 1636.0, 1742.0, 1813.0, 2011.0, 2051.0, 2324.0, 2583.0, 2886.0, 2900.0, 2902.0, 3754.0, 3761.0, 3767.0, 3768.0, 4062.0, 4185.0, 5097.0, 6376.0, 6508.0, 6539.0, 6543.0, 6567.0, 6572.0, 6714.0, 6861.0, 7087.0, 7475.0, 7804.0, 7862.0, 8514.0, 9066.0, 9145.0, 9718.0, 10021.0, 10867.0, 11188.0, 22844.0,…
GO:0005829	CC	e	cytosol	65/203	5207/28555	4.0815e-06	2	65	0.00102562	160.0, 161.0, 242.0, 286.0, 784.0, 899.0, 1742.0, 2051.0, 2125.0, 2324.0, 2886.0, 3767.0, 4221.0, 5164.0, 5447.0, 5778.0, 5909.0, 6397.0, 6712.0, 6714.0, 6778.0, 7862.0, 8514.0, 8541.0, 9066.0, 9094.0, 9381.0, 9641.0, 9820.0, 9828.0, 9853.0, 10075.0, 10498.0, 10868.0, 11188.0, 11346.0, 22844.0, 22895.0, 23066.0, 23108.0, 23164.0, 23221.0, 23623.0, 50488.0, 54472.0, 55229.0, 55361.0, 55509.0, 5562…
GO:0043197	CC	e	dendritic spine	8/203	150/28555	1.2611e-05	6	8	0.00277283	1742.0, 1813.0, 2902.0, 6543.0, 9762.0, 11178.0, 11346.0, 22895.0
GO:0043025	CC	e	neuronal cell body	11/203	330/28555	2.66479e-05	3	11	0.00520819	3767.0, 6376.0, 6543.0, 6712.0, 6861.0, 7804.0, 23400.0, 23542.0, 55361.0, 56896.0, 79791.0
GO:0030122	CC	e	AP-2 adaptor complex	3/203	10/28555	4.09474e-05	5	3	0.00669746	160.0, 161.0, 6572.0
GO:0000139	CC	e	Golgi membrane	15/203	621/28555	4.18829e-05	5	15	0.00669746	1571.0, 1813.0, 2583.0, 5909.0, 6892.0, 8943.0, 9381.0, 9718.0, 10075.0, 26056.0, 50614.0, 55512.0, 57574.0, 79888.0, 374378.0
GO:0030424	CC	e	axon	10/203	300/28555	6.2071e-05	5	10	0.00882782	115.0, 1813.0, 6543.0, 6861.0, 7804.0, 50488.0, 56850.0, 84623.0, 112755.0, 126129.0
GO:0016021	CC	e	integral component of membrane	46/203	3580/28555	6.52426e-05	3	46	0.00882782	21.0, 111.0, 115.0, 1636.0, 1954.0, 2907.0, 3754.0, 3768.0, 3954.0, 4185.0, 5447.0, 6376.0, 6539.0, 6567.0, 6572.0, 6892.0, 7804.0, 9381.0, 9718.0, 9993.0, 10446.0, 10858.0, 23400.0, 50614.0, 51172.0, 54681.0, 55362.0, 55654.0, 57574.0, 57611.0, 64137.0, 79888.0, 80228.0, 84623.0, 89792.0, 91683.0, 112755.0, 130733.0, 283985.0, 284439.0, 284613.0, 285368.0, 374378.0, 642968.0, 654429.0, 100507050…
GO:1990454	CC	e	L-type voltage-gated calcium channel complex	3/203	12/28555	7.42854e-05	8	3	0.00933343	779.0, 784.0, 27092.0
GO:0005887	CC	e	integral component of plasma membrane	24/203	1395/28555	9.64082e-05	4	24	0.0113055	111.0, 115.0, 146.0, 886.0, 1002.0, 1132.0, 1209.0, 1813.0, 2051.0, 2324.0, 2900.0, 2902.0, 3767.0, 5097.0, 6508.0, 6539.0, 6543.0, 6567.0, 7087.0, 10867.0, 27092.0, 55361.0, 84623.0, 123591.0
GO:0043005	CC	e	neuron projection	10/203	319/28555	0.000103062	4	10	0.0113303	286.0, 1742.0, 2051.0, 2902.0, 6539.0, 6714.0, 22895.0, 23400.0, 55361.0, 57576.0
GO:0030666	CC	e	endocytic vesicle membrane	5/203	68/28555	0.000125261	6	5	0.0124187	160.0, 161.0, 1742.0, 7475.0, 27092.0
GO:0045202	CC	e	synapse	11/203	393/28555	0.000127081	3	11	0.0124187	782.0, 784.0, 1132.0, 1742.0, 2902.0, 4062.0, 6543.0, 8514.0, 9094.0, 9762.0, 22895.0
GO:0042995	CC	e	cell projection	6/203	121/28555	0.000233797	2	6	0.0214997	2886.0, 6376.0, 9066.0, 9381.0, 23221.0, 146760.0
GO:0008021	CC	e	synaptic vesicle	6/203	122/28555	0.000244453	9	6	0.0214997	1742.0, 2902.0, 9066.0, 22895.0, 84623.0, 112755.0
GO:0005515	MF	e	protein binding	138/203	12369/28555	2.22028e-06	2	138	0.00957386	146.0, 160.0, 161.0, 242.0, 286.0, 779.0, 782.0, 784.0, 869.0, 899.0, 1107.0, 1132.0, 1209.0, 1627.0, 1742.0, 1813.0, 1954.0, 2011.0, 2290.0, 2324.0, 2886.0, 2902.0, 2907.0, 3754.0, 3761.0, 3767.0, 3768.0, 3954.0, 4062.0, 4152.0, 4209.0, 4221.0, 4330.0, 5164.0, 5447.0, 5778.0, 5909.0, 6376.0, 6397.0, 6508.0, 6539.0, 6572.0, 6602.0, 6656.0, 6714.0, 6778.0, 6866.0, 6892.0, 6904.0, 7080.0, 7087.0, 7…
