## Supplementary material for "Genetic and environmental regulation of caudate nucleus transcriptome: insight into schizophrenia risk and the dopamine system": Data S7: GO_analysis_module_magenta.xlsx

### Sheet: Sheet1
GO	NS	enrichment	name	ratio_in_study	ratio_in_pop	p_uncorrected	depth	study_count	p_fdr_bh	study_items
GO:0044458	BP	e	motile cilium assembly	8/736	23/28555	6.52823e-08	8	8	0.000281682	2302.0, 51364.0, 55036.0, 80217.0, 123872.0, 200373.0, 221421.0, 352909.0
GO:0036159	BP	e	inner dynein arm assembly	9/736	16/28555	6.86248e-08	8	9	0.000281682	27285.0, 51364.0, 55036.0, 56171.0, 123872.0, 126820.0, 139212.0, 348807.0, 387885.0
GO:0060285	BP	e	cilium-dependent cell motility	7/736	16/28555	6.86248e-08	5	7	0.000281682	5991.0, 55567.0, 55779.0, 56171.0, 80258.0, 85478.0, 92749.0
GO:0003356	BP	e	regulation of cilium beat frequency	6/736	7/28555	2.25792e-07	7	6	0.000477273	8701.0, 55036.0, 55130.0, 80217.0, 123872.0, 154313.0
GO:0060294	BP	e	cilium movement involved in cell motility	8/736	12/28555	2.32551e-07	5	8	0.000477273	27285.0, 54777.0, 83659.0, 126820.0, 144535.0, 150483.0, 221421.0, 345895.0
GO:0070286	BP	e	axonemal dynein complex assembly	8/736	12/28555	2.32551e-07	7	8	0.000477273	6674.0, 55036.0, 79819.0, 85478.0, 92749.0, 123872.0, 139212.0, 352909.0
GO:0035082	BP	e	axoneme assembly	8/736	20/28555	4.24967e-07	8	8	0.000747577	2302.0, 54777.0, 55036.0, 79989.0, 154313.0, 221421.0, 345895.0, 399949.0
GO:0036158	BP	e	outer dynein arm assembly	9/736	21/28555	6.2327e-07	8	9	0.000752027	1767.0, 51364.0, 55130.0, 64446.0, 83538.0, 93233.0, 115948.0, 123872.0, 139212.0
GO:0060271	BP	e	cilium assembly	35/736	193/28555	6.86453e-07	7	35	0.000752027	1767.0, 2302.0, 4117.0, 5990.0, 5991.0, 5992.0, 6103.0, 8556.0, 25937.0, 27285.0, 29070.0, 51473.0, 55582.0, 55779.0, 57545.0, 64446.0, 79583.0, 79659.0, 79989.0, 80217.0, 83659.0, 84747.0, 85478.0, 118491.0, 123872.0, 127733.0, 144535.0, 146845.0, 150483.0, 154865.0, 199221.0, 200373.0, 220136.0, 399949.0, 647309.0
GO:0030198	BP	e	extracellular matrix organization	25/736	251/28555	6.90364e-07	5	25	0.000752027	960.0, 1288.0, 1292.0, 1295.0, 1842.0, 2006.0, 3371.0, 3491.0, 3691.0, 3910.0, 4015.0, 4323.0, 4921.0, 4982.0, 6662.0, 6678.0, 7276.0, 7412.0, 8076.0, 22801.0, 57188.0, 79625.0, 151887.0, 169044.0, 284217.0
GO:0007018	BP	e	microtubule-based movement	14/736	79/28555	8.29712e-07	3	14	0.000752027	1767.0, 1770.0, 8701.0, 24137.0, 55567.0, 55582.0, 56171.0, 64446.0, 79659.0, 79819.0, 83657.0, 126820.0, 196385.0, 201625.0
GO:0007368	BP	e	determination of left/right symmetry	10/736	53/28555	8.72481e-07	5	10	0.000752027	1767.0, 2255.0, 2302.0, 8701.0, 55130.0, 64446.0, 79659.0, 92749.0, 115948.0, 220136.0
GO:0044782	BP	e	cilium organization	7/736	22/28555	8.93802e-07	6	7	0.000752027	55329.0, 83894.0, 84131.0, 84223.0, 128344.0, 257177.0, 375307.0
GO:0030317	BP	e	flagellated sperm motility	13/736	66/28555	9.16064e-07	6	13	0.000752027	338.0, 493.0, 1767.0, 5360.0, 8701.0, 27285.0, 55036.0, 83853.0, 84229.0, 139212.0, 202500.0, 255101.0, 399949.0
GO:0045669	BP	e	positive regulation of osteoblast differentiation	12/736	66/28555	9.16064e-07	6	12	0.000752027	652.0, 655.0, 3082.0, 3491.0, 4057.0, 4921.0, 6423.0, 10413.0, 23051.0, 25937.0, 54857.0, 126820.0
GO:0003341	BP	e	cilium movement	25/736	42/28555	9.95513e-07	4	25	0.000766172	1767.0, 1770.0, 8701.0, 51364.0, 54768.0, 55036.0, 55130.0, 56171.0, 64446.0, 79740.0, 79819.0, 83538.0, 83894.0, 93233.0, 115948.0, 118491.0, 123872.0, 139212.0, 154313.0, 200373.0, 220136.0, 221421.0, 345895.0, 348807.0, 387885.0
GO:1904158	BP	e	axonemal central apparatus assembly	4/736	5/28555	2.14436e-06	5	4	0.00155327	54768.0, 200162.0, 221421.0, 374407.0
GO:0060287	BP	e	epithelial cilium movement involved in determination of left/right asymmetry	5/736	10/28555	2.54004e-06	6	5	0.00173767	5991.0, 55036.0, 83538.0, 123872.0, 220136.0
GO:0007224	BP	e	smoothened signaling pathway	10/736	61/28555	3.35164e-06	6	10	0.00217222	3280.0, 4920.0, 6608.0, 57545.0, 79583.0, 79989.0, 91653.0, 154865.0, 199221.0, 204851.0
GO:0007155	BP	e	cell adhesion	30/736	486/28555	1.42218e-05	2	30	0.00865955	948.0, 960.0, 1288.0, 1292.0, 1295.0, 1824.0, 1829.0, 2191.0, 2348.0, 3280.0, 3371.0, 3491.0, 3691.0, 3910.0, 4921.0, 5613.0, 5754.0, 7412.0, 8406.0, 9051.0, 9358.0, 22801.0, 22915.0, 29930.0, 54587.0, 57007.0, 91653.0, 117583.0, 284217.0, 389118.0
GO:0007288	BP	e	sperm axoneme assembly	6/736	22/28555	1.50617e-05	9	6	0.00865955	55779.0, 80217.0, 84223.0, 154313.0, 255101.0, 286207.0
GO:0003351	BP	e	epithelial cilium movement involved in extracellular fluid movement	5/736	15/28555	2.7187e-05	5	5	0.0139492	1767.0, 55036.0, 55582.0, 83853.0, 200162.0
GO:0010838	BP	e	positive regulation of keratinocyte proliferation	5/736	15/28555	2.7187e-05	7	5	0.0139492	2255.0, 3037.0, 4192.0, 4853.0, 252983.0
GO:0030324	BP	e	lung development	10/736	79/28555	3.53115e-05	4	10	0.0167241	3280.0, 4015.0, 4323.0, 5251.0, 6678.0, 9963.0, 55036.0, 83538.0, 84695.0, 123872.0
GO:0030903	BP	e	notochord development	4/736	9/28555	4.97478e-05	5	4	0.0218784	3399.0, 6662.0, 8463.0, 10413.0
GO:0070371	BP	e	ERK1 and ERK2 cascade	6/736	28/28555	6.6657e-05	7	6	0.025747	677.0, 678.0, 1512.0, 1950.0, 2255.0, 6662.0
GO:0042361	BP	e	menaquinone catabolic process	3/736	4/28555	6.69078e-05	6	3	0.025747	4051.0, 57834.0, 66002.0
GO:0060686	BP	e	negative regulation of prostatic bud formation	3/736	4/28555	6.69078e-05	8	3	0.025747	652.0, 655.0, 23213.0
GO:0042377	BP	e	vitamin K catabolic process	3/736	4/28555	6.69078e-05	6	3	0.025747	4051.0, 57834.0, 66002.0
GO:0000226	BP	e	microtubule cytoskeleton organization	12/736	124/28555	8.99798e-05	6	12	0.0332747	7465.0, 8556.0, 10383.0, 25897.0, 55779.0, 79649.0, 80086.0, 80129.0, 83987.0, 85440.0, 117583.0, 165186.0
GO:0001525	BP	e	angiogenesis	17/736	227/28555	9.18743e-05	3	17	0.0332747	187.0, 283.0, 284.0, 302.0, 1295.0, 1950.0, 2191.0, 2255.0, 3397.0, 4323.0, 5613.0, 10268.0, 57007.0, 60675.0, 79625.0, 113026.0, 169044.0
GO:0042060	BP	e	wound healing	10/736	89/28555	9.89692e-05	4	10	0.0348202	2064.0, 2255.0, 3371.0, 4015.0, 4853.0, 5493.0, 5754.0, 6678.0, 10413.0, 83481.0
GO:0007204	BP	e	positive regulation of cytosolic calcium ion concentration	13/736	147/28555	0.000117211	11	13	0.0400926	114.0, 148.0, 948.0, 1903.0, 2149.0, 2150.0, 4828.0, 23566.0, 51196.0, 56477.0, 57007.0, 60675.0, 100133941.0
GO:0030154	BP	e	cell differentiation	32/736	604/28555	0.000131806	3	32	0.0438664	284.0, 818.0, 1466.0, 2054.0, 2070.0, 2255.0, 3397.0, 3399.0, 4093.0, 4117.0, 4192.0, 4593.0, 4648.0, 5919.0, 6424.0, 6657.0, 7025.0, 7546.0, 10974.0, 11167.0, 23051.0, 26206.0, 26298.0, 51760.0, 55815.0, 57224.0, 64855.0, 85416.0, 144535.0, 151827.0, 338323.0, 387597.0
GO:0007507	BP	e	heart development	15/736	192/28555	0.000146904	4	15	0.047369	187.0, 677.0, 1767.0, 2064.0, 2302.0, 3399.0, 3764.0, 4015.0, 6662.0, 6678.0, 27295.0, 51196.0, 55130.0, 83538.0, 92749.0
GO:0048754	BP	e	branching morphogenesis of an epithelial tube	5/736	21/28555	0.000162025	6	5	0.047369	652.0, 655.0, 1950.0, 2255.0, 4323.0
GO:0042376	BP	e	phylloquinone catabolic process	3/736	5/28555	0.000164053	6	3	0.047369	4051.0, 57834.0, 66002.0
GO:0018057	BP	e	peptidyl-lysine oxidation	3/736	5/28555	0.000164053	9	3	0.047369	4015.0, 84171.0, 84695.0
GO:0036101	BP	e	leukotriene B4 catabolic process	3/736	5/28555	0.000164053	9	3	0.047369	4051.0, 57834.0, 66002.0
GO:0009611	BP	e	response to wounding	8/736	61/28555	0.000165411	3	8	0.047369	677.0, 678.0, 2149.0, 3371.0, 3399.0, 3691.0, 4192.0, 6657.0
GO:0035195	BP	p	gene silencing by miRNA	1/736	548/28555	1.5471e-05	10	1	0.00865955	84962.0
GO:0006396	BP	p	RNA processing	0/736	420/28555	3.11378e-05	7	0	0.0153372
GO:0050911	BP	p	detection of chemical stimulus involved in sensory perception of smell	0/736	403/28555	4.545e-05	5	0	0.0207285
GO:0097729	CC	e	9+2 motile cilium	7/736	11/28555	1.18875e-07	6	7	0.000120999	1767.0, 1770.0, 7802.0, 8701.0, 80217.0, 83538.0, 221421.0
GO:0030286	CC	e	dynein complex	9/736	25/28555	1.37577e-07	3	9	0.000120999	1767.0, 1770.0, 7802.0, 8701.0, 55567.0, 56171.0, 79659.0, 196385.0, 201625.0
GO:0036126	CC	e	sperm flagellum	15/736	58/28555	2.34133e-07	7	15	0.000126887	493.0, 6103.0, 7802.0, 11092.0, 55329.0, 64446.0, 83894.0, 84223.0, 118491.0, 150483.0, 158067.0, 202500.0, 219621.0, 255101.0, 374407.0
GO:0031514	CC	e	motile cilium	35/736	100/28555	2.88544e-07	5	35	0.000126887	301.0, 1767.0, 1770.0, 4117.0, 7802.0, 8701.0, 23002.0, 27285.0, 55329.0, 55779.0, 79659.0, 79740.0, 79819.0, 83450.0, 83659.0, 83853.0, 84223.0, 84229.0, 84288.0, 85016.0, 85478.0, 92749.0, 115811.0, 122481.0, 146845.0, 154313.0, 154865.0, 200162.0, 221421.0, 222235.0, 345895.0, 348807.0, 374407.0, 387885.0, 402160.0
GO:0036064	CC	e	ciliary basal body	23/736	153/28555	4.80961e-07	3	23	0.000135264	6103.0, 11092.0, 23002.0, 29070.0, 79841.0, 79989.0, 80129.0, 80258.0, 84131.0, 85478.0, 92565.0, 115811.0, 115948.0, 118491.0, 128344.0, 134121.0, 154313.0, 199221.0, 220004.0, 225689.0, 257177.0, 286207.0, 348807.0
GO:0005929	CC	e	cilium	31/736	208/28555	5.12914e-07	4	31	0.000135264	4117.0, 4853.0, 6608.0, 7802.0, 8842.0, 23432.0, 25790.0, 51473.0, 55036.0, 55259.0, 55582.0, 56171.0, 79659.0, 79989.0, 83657.0, 83853.0, 84747.0, 92565.0, 93233.0, 115948.0, 127733.0, 159686.0, 161003.0, 165186.0, 192668.0, 200373.0, 201625.0, 220136.0, 257177.0, 389799.0, 399949.0
GO:0062023	CC	e	collagen-containing extracellular matrix	34/736	374/28555	5.70568e-07	4	34	0.000135264	165.0, 284.0, 301.0, 302.0, 655.0, 1191.0, 1288.0, 1292.0, 1295.0, 1512.0, 2006.0, 2202.0, 2239.0, 2255.0, 3371.0, 3491.0, 3910.0, 4052.0, 4147.0, 4192.0, 5104.0, 5858.0, 5919.0, 6423.0, 6678.0, 8076.0, 8406.0, 10082.0, 22915.0, 23213.0, 25890.0, 81578.0, 157869.0, 284217.0
GO:0005858	CC	e	axonemal dynein complex	8/736	14/28555	7.23118e-07	4	8	0.000135264	55259.0, 55567.0, 56171.0, 64446.0, 79819.0, 85478.0, 92749.0, 126820.0
GO:0005874	CC	e	microtubule	25/736	294/28555	7.92066e-07	6	25	0.000135264	1767.0, 1770.0, 4920.0, 8701.0, 9576.0, 10383.0, 10801.0, 27285.0, 51473.0, 55567.0, 55582.0, 56171.0, 56890.0, 57619.0, 64446.0, 79659.0, 80086.0, 80258.0, 83657.0, 83659.0, 196385.0, 200162.0, 201625.0, 341019.0, 642273.0
GO:0005856	CC	e	cytoskeleton	37/736	403/28555	8.10164e-07	5	37	0.000135264	800.0, 1191.0, 1756.0, 4478.0, 5493.0, 5774.0, 5784.0, 7205.0, 7431.0, 8139.0, 8444.0, 8767.0, 9051.0, 10383.0, 11099.0, 23580.0, 55561.0, 55779.0, 57545.0, 57619.0, 57639.0, 80206.0, 83481.0, 83894.0, 84229.0, 84288.0, 85016.0, 122786.0, 127003.0, 143162.0, 159686.0, 192668.0, 202500.0, 222235.0, 257019.0, 347736.0, 440836.0
GO:0005930	CC	e	axoneme	38/736	109/28555	8.45884e-07	2	38	0.000135264	1767.0, 1770.0, 4117.0, 7802.0, 8701.0, 9576.0, 10801.0, 29070.0, 51473.0, 54777.0, 55036.0, 55130.0, 55329.0, 64446.0, 79659.0, 79819.0, 80217.0, 80258.0, 83450.0, 83538.0, 85478.0, 92749.0, 93233.0, 115948.0, 118491.0, 123872.0, 132851.0, 144535.0, 150082.0, 154313.0, 158067.0, 158798.0, 196385.0, 199221.0, 200373.0, 221421.0, 345895.0, 374407.0
GO:0009986	CC	e	cell surface	37/736	572/28555	1.27736e-06	2	37	0.000187239	301.0, 302.0, 726.0, 948.0, 960.0, 1191.0, 1756.0, 1829.0, 2149.0, 2191.0, 2239.0, 2255.0, 2348.0, 3691.0, 4057.0, 4478.0, 4853.0, 4920.0, 6424.0, 6678.0, 7412.0, 8406.0, 8842.0, 9358.0, 10082.0, 10268.0, 10788.0, 23213.0, 23601.0, 54587.0, 57007.0, 84168.0, 118429.0, 132112.0, 135228.0, 340348.0, 100133941.0
GO:0005604	CC	e	basement membrane	12/736	83/28555	1.42851e-06	5	12	0.000193288	283.0, 302.0, 954.0, 3371.0, 3691.0, 3910.0, 6678.0, 9423.0, 55214.0, 151887.0, 158326.0, 284217.0
GO:0015629	CC	e	actin cytoskeleton	22/736	244/28555	1.6508e-06	6	22	0.000207411	114.0, 283.0, 395.0, 800.0, 2633.0, 4046.0, 4645.0, 4647.0, 4648.0, 4921.0, 5074.0, 8538.0, 10788.0, 10801.0, 11170.0, 23022.0, 23580.0, 26166.0, 79026.0, 91807.0, 171024.0, 375307.0
GO:0005576	CC	e	extracellular region	94/736	1793/28555	2.10847e-06	2	94	0.000247253	165.0, 283.0, 284.0, 301.0, 302.0, 338.0, 652.0, 655.0, 685.0, 720.0, 721.0, 729.0, 1117.0, 1191.0, 1288.0, 1292.0, 1295.0, 1356.0, 1512.0, 1767.0, 1950.0, 2006.0, 2149.0, 2153.0, 2171.0, 2202.0, 2239.0, 2255.0, 2633.0, 3082.0, 3371.0, 3426.0, 3488.0, 3910.0, 3931.0, 4015.0, 4052.0, 4057.0, 4192.0, 4828.0, 4853.0, 4922.0, 4982.0, 5104.0, 5360.0, 5627.0, 5648.0, 5858.0, 5919.0, 5991.0, 6678.0, 699…
GO:0005615	CC	e	extracellular space	78/736	1685/28555	2.31801e-06	2	78	0.000253663	165.0, 218.0, 283.0, 284.0, 301.0, 302.0, 338.0, 652.0, 655.0, 685.0, 720.0, 721.0, 948.0, 1117.0, 1191.0, 1288.0, 1292.0, 1295.0, 1356.0, 1512.0, 1809.0, 1950.0, 2054.0, 2191.0, 2202.0, 2255.0, 2660.0, 3082.0, 3371.0, 3426.0, 3488.0, 3568.0, 3931.0, 4015.0, 4057.0, 4323.0, 4478.0, 4982.0, 5104.0, 5276.0, 5360.0, 5627.0, 5648.0, 5919.0, 6423.0, 6424.0, 6678.0, 7276.0, 7412.0, 7483.0, 8842.0, 9111…
GO:0016323	CC	e	basolateral plasma membrane	19/736	210/28555	2.45155e-06	4	19	0.000253663	114.0, 301.0, 302.0, 358.0, 368.0, 493.0, 960.0, 975.0, 2054.0, 2064.0, 2348.0, 3773.0, 4478.0, 4547.0, 6563.0, 83481.0, 143162.0, 254428.0, 387700.0
GO:0005737	CC	e	cytoplasm	212/736	4659/28555	3.89346e-06	2	212	0.000380478	108.0, 148.0, 165.0, 203.0, 301.0, 302.0, 338.0, 358.0, 395.0, 677.0, 678.0, 726.0, 818.0, 824.0, 828.0, 839.0, 948.0, 1191.0, 1261.0, 1466.0, 1610.0, 1767.0, 1837.0, 1843.0, 1903.0, 2070.0, 2171.0, 2191.0, 2255.0, 2633.0, 2635.0, 2660.0, 2670.0, 3280.0, 3399.0, 3664.0, 3707.0, 4057.0, 4093.0, 4117.0, 4323.0, 4478.0, 4494.0, 4495.0, 4496.0, 4645.0, 4647.0, 4648.0, 4772.0, 4929.0, 5074.0, 5321.0, …
GO:0005886	CC	e	plasma membrane	166/736	4459/28555	4.28902e-06	3	166	0.000397073	108.0, 114.0, 148.0, 187.0, 218.0, 284.0, 301.0, 302.0, 338.0, 358.0, 368.0, 493.0, 685.0, 720.0, 721.0, 800.0, 824.0, 948.0, 954.0, 960.0, 975.0, 1261.0, 1356.0, 1824.0, 1829.0, 1837.0, 1903.0, 1950.0, 2014.0, 2054.0, 2064.0, 2149.0, 2150.0, 2153.0, 2171.0, 2191.0, 2239.0, 2255.0, 2348.0, 2633.0, 2669.0, 2846.0, 2863.0, 3568.0, 3691.0, 3760.0, 3764.0, 3769.0, 3773.0, 4046.0, 4057.0, 4323.0, 4478…
GO:0036157	CC	e	outer dynein arm	5/736	11/28555	4.55768e-06	5	5	0.000400848	1767.0, 1770.0, 64446.0, 93233.0, 118491.0
GO:0005902	CC	e	microvillus	10/736	68/28555	9.18936e-06	5	10	0.000769718	284.0, 960.0, 4478.0, 4647.0, 4648.0, 7412.0, 8842.0, 10788.0, 23418.0, 51741.0
GO:0016324	CC	e	apical plasma membrane	24/736	342/28555	1.07842e-05	4	24	0.000862248	114.0, 301.0, 358.0, 368.0, 948.0, 960.0, 1829.0, 2064.0, 2348.0, 4478.0, 4647.0, 4921.0, 6583.0, 8842.0, 9963.0, 23418.0, 51364.0, 57216.0, 57619.0, 66002.0, 84417.0, 84552.0, 117583.0, 257177.0
GO:0005788	CC	e	endoplasmic reticulum lumen	22/736	299/28555	1.19498e-05	4	22	0.000913899	338.0, 652.0, 720.0, 1288.0, 1292.0, 1295.0, 1356.0, 2153.0, 3371.0, 3488.0, 3491.0, 4052.0, 4547.0, 11167.0, 51280.0, 54587.0, 55214.0, 81578.0, 143888.0, 169044.0, 340348.0, 493869.0
GO:0042383	CC	e	sarcolemma	11/736	97/28555	4.12e-05	4	11	0.00301962	301.0, 358.0, 1292.0, 1756.0, 3764.0, 7412.0, 23336.0, 28965.0, 79026.0, 81493.0, 113146.0
GO:0001534	CC	e	radial spoke	3/736	4/28555	6.69078e-05	2	3	0.00470763	154313.0, 221421.0, 345895.0
GO:0030018	CC	e	Z disc	12/736	122/28555	7.68458e-05	2	12	0.00519892	148.0, 493.0, 1466.0, 1756.0, 23022.0, 23224.0, 27295.0, 57158.0, 80206.0, 81493.0, 113146.0, 171024.0
GO:0005925	CC	e	focal adhesion	25/736	416/28555	0.000109989	5	25	0.0071656	301.0, 726.0, 824.0, 960.0, 975.0, 1466.0, 2191.0, 3371.0, 3691.0, 4323.0, 4478.0, 4921.0, 5754.0, 7205.0, 7431.0, 8412.0, 9358.0, 11170.0, 22801.0, 23022.0, 23224.0, 79026.0, 84962.0, 85440.0, 171024.0
GO:0031982	CC	e	vesicle	13/736	157/28555	0.000226177	4	13	0.0137188	301.0, 302.0, 655.0, 828.0, 975.0, 4478.0, 4547.0, 4645.0, 4647.0, 4648.0, 8767.0, 8842.0, 79026.0
GO:0005912	CC	e	adherens junction	13/736	163/28555	0.000326346	5	13	0.0191347	301.0, 302.0, 1824.0, 23336.0, 23418.0, 23580.0, 23650.0, 27295.0, 57619.0, 64855.0, 84962.0, 117583.0, 340348.0
GO:0031012	CC	e	extracellular matrix	16/736	244/28555	0.000644107	3	16	0.0353645	1288.0, 1295.0, 1842.0, 2006.0, 2202.0, 3491.0, 4015.0, 4052.0, 4147.0, 4323.0, 4982.0, 5919.0, 57188.0, 79625.0, 169044.0, 284217.0
GO:0097545	CC	e	axonemal outer doublet	2/736	2/28555	0.000663462	2	2	0.0353645	348807.0, 387885.0
GO:0031092	CC	e	platelet alpha granule membrane	4/736	17/28555	0.000797094	7	4	0.0412379	948.0, 6678.0, 94121.0, 135228.0
GO:0060091	CC	e	kinocilium	3/736	8/28555	0.000866842	7	3	0.043565	8556.0, 51473.0, 221421.0
GO:0043231	CC	e	intracellular membrane-bounded organelle	39/736	870/28555	0.000982329	4	39	0.0476186	148.0, 338.0, 493.0, 1191.0, 1512.0, 1829.0, 2054.0, 2846.0, 4051.0, 4922.0, 5321.0, 5480.0, 6608.0, 6678.0, 7161.0, 8309.0, 8444.0, 8463.0, 8877.0, 11037.0, 22881.0, 26031.0, 54498.0, 55214.0, 57007.0, 57188.0, 57834.0, 66002.0, 79442.0, 85439.0, 91947.0, 114885.0, 124540.0, 132671.0, 142910.0, 154664.0, 171024.0, 286207.0, 729085.0
GO:0043034	CC	e	costamere	4/736	18/28555	0.00100405	2	4	0.0476186	1756.0, 23336.0, 79026.0, 113146.0
GO:0045121	CC	e	membrane raft	15/736	231/28555	0.00103593	4	15	0.0476186	108.0, 114.0, 284.0, 302.0, 493.0, 824.0, 948.0, 1756.0, 5023.0, 23180.0, 23213.0, 79026.0, 161003.0, 199920.0, 100133941.0
GO:0016328	CC	e	lateral plasma membrane	7/736	62/28555	0.00105579	2	7	0.0476186	301.0, 368.0, 1756.0, 1829.0, 5872.0, 57216.0, 81839.0
GO:0005730	CC	p	nucleolus	12/736	1183/28555	0.000158052	5	12	0.00992907	283.0, 3691.0, 7465.0, 8556.0, 29969.0, 79858.0, 85439.0, 92344.0, 151827.0, 284434.0, 345895.0, 375298.0
GO:0005739	CC	p	mitochondrion	15/736	1285/28555	0.000560073	5	15	0.0317796	33.0, 1191.0, 1583.0, 2645.0, 3764.0, 6583.0, 6993.0, 7161.0, 7764.0, 23224.0, 26292.0, 51741.0, 63874.0, 80201.0, 132671.0
GO:0008569	MF	e	ATP-dependent microtubule motor activity, minus-end-directed	8/736	18/28555	1.82493e-07	10	8	0.00075917	1767.0, 1770.0, 8701.0, 55567.0, 56171.0, 79659.0, 196385.0, 201625.0
GO:0045505	MF	e	dynein intermediate chain binding	9/736	28/28555	3.69195e-07	3	9	0.00075917	1767.0, 1770.0, 8701.0, 55567.0, 56171.0, 79659.0, 83657.0, 139212.0, 196385.0
GO:0005201	MF	e	extracellular matrix structural constituent	18/736	137/28555	5.28179e-07	2	18	0.00075917	165.0, 1288.0, 1295.0, 2006.0, 2202.0, 3371.0, 3491.0, 3910.0, 4052.0, 4147.0, 6678.0, 8076.0, 8406.0, 22915.0, 25890.0, 157869.0, 169044.0, 284217.0
GO:0051959	MF	e	dynein light intermediate chain binding	7/736	27/28555	4.15961e-06	3	7	0.00448406	1767.0, 1770.0, 8701.0, 55567.0, 56171.0, 79659.0, 196385.0
GO:0005515	MF	e	protein binding	410/736	12369/28555	5.88829e-06	2	410	0.00452849	33.0, 148.0, 187.0, 218.0, 283.0, 301.0, 302.0, 338.0, 358.0, 493.0, 652.0, 655.0, 677.0, 678.0, 685.0, 729.0, 761.0, 800.0, 818.0, 824.0, 839.0, 948.0, 954.0, 960.0, 975.0, 1191.0, 1261.0, 1288.0, 1292.0, 1295.0, 1466.0, 1512.0, 1583.0, 1610.0, 1756.0, 1770.0, 1809.0, 1824.0, 1837.0, 1843.0, 1903.0, 1950.0, 2006.0, 2014.0, 2054.0, 2064.0, 2070.0, 2149.0, 2150.0, 2153.0, 2171.0, 2191.0, 2202.0, 2…
GO:1904929	MF	e	coreceptor activity involved in Wnt signaling pathway, planar cell polarity pathway	4/736	6/28555	6.30124e-06	5	4	0.00452849	2239.0, 4920.0, 5754.0, 10082.0
GO:0005509	MF	e	calcium ion binding	38/736	703/28555	2.87278e-05	5	38	0.0154843	301.0, 302.0, 824.0, 828.0, 1824.0, 1829.0, 1950.0, 2202.0, 2591.0, 4052.0, 4147.0, 4853.0, 5321.0, 5333.0, 5627.0, 5648.0, 6678.0, 7053.0, 8938.0, 9620.0, 11167.0, 22915.0, 23213.0, 23418.0, 25891.0, 29930.0, 51760.0, 56171.0, 57134.0, 79645.0, 80258.0, 84288.0, 84698.0, 133690.0, 158158.0, 219621.0, 389118.0, 100130771.0
GO:0005518	MF	e	collagen binding	9/736	65/28555	4.20942e-05	3	9	0.019598	165.0, 960.0, 1292.0, 4015.0, 4593.0, 4921.0, 6678.0, 22801.0, 84168.0
GO:0005516	MF	e	calmodulin binding	16/736	198/28555	5.99019e-05	3	16	0.0234815	114.0, 165.0, 493.0, 800.0, 818.0, 2669.0, 3707.0, 4645.0, 4647.0, 5260.0, 5996.0, 8877.0, 10788.0, 84223.0, 128153.0, 200373.0
GO:0008201	MF	e	heparin binding	14/736	164/28555	9.50423e-05	4	14	0.0341519	283.0, 338.0, 652.0, 655.0, 1842.0, 2255.0, 2660.0, 3491.0, 4057.0, 4192.0, 5104.0, 11167.0, 79625.0, 151887.0
GO:0003723	MF	p	RNA binding	13/736	1384/28555	1.65377e-05	4	13	0.0101872	302.0, 677.0, 678.0, 6103.0, 7205.0, 23034.0, 23580.0, 79026.0, 79730.0, 83481.0, 124540.0, 255101.0, 375287.0
GO:0004984	MF	p	olfactory receptor activity	0/736	403/28555	4.545e-05	4	0	0.019598
