## Supplementary material for "Genetic and environmental regulation of caudate nucleus transcriptome: insight into schizophrenia risk and the dopamine system": Data S7: GO_analysis_module_midnightblue.xlsx

### Sheet: Sheet1
GO	NS	enrichment	name	ratio_in_study	ratio_in_pop	p_uncorrected	depth	study_count	p_fdr_bh	study_items
GO:0060333	BP	e	interferon-gamma-mediated signaling pathway	12/318	70/28555	8.43294e-08	7	12	0.000355041	2634.0, 3106.0, 3107.0, 3133.0, 3383.0, 3659.0, 3665.0, 4502.0, 6672.0, 7157.0, 10346.0, 85363.0
GO:0071260	BP	e	cellular response to mechanical stimulus	9/318	74/28555	1.37838e-07	5	9	0.000355041	1265.0, 3659.0, 4055.0, 4615.0, 7132.0, 8795.0, 8797.0, 9531.0, 50848.0
GO:0002576	BP	e	platelet degranulation	11/318	124/28555	1.52104e-07	8	11	0.000355041	12.0, 710.0, 3690.0, 5054.0, 5175.0, 5552.0, 7040.0, 7076.0, 7414.0, 8407.0, 9948.0
GO:1902042	BP	e	negative regulation of extrinsic apoptotic signaling pathway via death domain receptors	10/318	38/28555	1.86646e-07	10	10	0.000355041	3162.0, 3383.0, 4846.0, 5054.0, 7128.0, 8737.0, 8795.0, 8797.0, 64114.0, 85450.0
GO:0071222	BP	e	cellular response to lipopolysaccharide	12/318	158/28555	2.2861e-07	6	12	0.000355041	2920.0, 3383.0, 4615.0, 5054.0, 6347.0, 7128.0, 7133.0, 7474.0, 7538.0, 22904.0, 79155.0, 80149.0
GO:0050900	BP	e	leukocyte migration	16/318	131/28555	2.66327e-07	5	16	0.000355041	2683.0, 3383.0, 3678.0, 3690.0, 4627.0, 5175.0, 6464.0, 7040.0, 7056.0, 8140.0, 8793.0, 8795.0, 8797.0, 9123.0, 50848.0, 54210.0
GO:0001525	BP	e	angiogenesis	18/318	227/28555	2.97453e-07	3	18	0.000355041	388.0, 1284.0, 1890.0, 2321.0, 3162.0, 3678.0, 3725.0, 4627.0, 5054.0, 6303.0, 6347.0, 6464.0, 9289.0, 51129.0, 51330.0, 54567.0, 54922.0, 80149.0
GO:0016032	BP	e	viral process	22/318	464/28555	3.20807e-07	3	22	0.000355041	3106.0, 3107.0, 3133.0, 3315.0, 4055.0, 4792.0, 4928.0, 6464.0, 6672.0, 6774.0, 6890.0, 7132.0, 7157.0, 7538.0, 8737.0, 10346.0, 22918.0, 25939.0, 54855.0, 80149.0, 85363.0, 151636.0
GO:0002474	BP	e	antigen processing and presentation of peptide antigen via MHC class I	6/318	26/28555	3.47248e-07	4	6	0.000355041	3106.0, 3107.0, 3133.0, 6890.0, 9871.0, 10802.0
GO:0016477	BP	e	cell migration	14/318	231/28555	3.67685e-07	4	14	0.000355041	388.0, 694.0, 1969.0, 2260.0, 2321.0, 3690.0, 3915.0, 4739.0, 7040.0, 7128.0, 9050.0, 9289.0, 55616.0, 83666.0
GO:0034097	BP	e	response to cytokine	8/318	42/28555	3.84056e-07	4	8	0.000355041	3570.0, 3725.0, 4170.0, 4791.0, 5966.0, 7076.0, 9180.0, 9261.0
GO:0009615	BP	e	response to virus	11/318	109/28555	4.10328e-07	5	11	0.000355041	602.0, 2268.0, 3315.0, 3665.0, 4615.0, 8519.0, 10346.0, 10410.0, 10581.0, 11213.0, 56829.0
GO:0006954	BP	e	inflammatory response	29/318	387/28555	4.21228e-07	4	29	0.000355041	12.0, 133.0, 604.0, 650.0, 728.0, 837.0, 1969.0, 2357.0, 2358.0, 2920.0, 3428.0, 3554.0, 4615.0, 5966.0, 6347.0, 6556.0, 6774.0, 7040.0, 7097.0, 7128.0, 7132.0, 7133.0, 8737.0, 9261.0, 10758.0, 50848.0, 64332.0, 79155.0, 80149.0
GO:0032496	BP	e	response to lipopolysaccharide	11/318	138/28555	4.50717e-07	5	11	0.000355041	133.0, 728.0, 1439.0, 3725.0, 4257.0, 4791.0, 4846.0, 6556.0, 7056.0, 9261.0, 11213.0
GO:0051607	BP	e	defense response to virus	17/318	201/28555	4.6091e-07	7	17	0.000355041	3428.0, 3659.0, 3665.0, 5359.0, 8519.0, 10346.0, 10410.0, 10581.0, 25939.0, 54541.0, 56829.0, 80149.0, 83666.0, 85363.0, 91607.0, 151636.0, 197259.0
GO:0050731	BP	e	positive regulation of peptidyl-tyrosine phosphorylation	9/318	85/28555	4.61317e-07	10	9	0.000355041	3383.0, 3570.0, 3678.0, 3690.0, 5008.0, 5175.0, 7040.0, 7157.0, 30844.0
GO:0050776	BP	e	regulation of immune response	11/318	140/28555	5.20823e-07	4	11	0.00036016	604.0, 3106.0, 3107.0, 3133.0, 3383.0, 3665.0, 5819.0, 8519.0, 9976.0, 54210.0, 64115.0
GO:0043065	BP	e	positive regulation of apoptotic process	21/318	352/28555	5.26464e-07	7	21	0.00036016	133.0, 388.0, 604.0, 650.0, 2683.0, 3162.0, 3725.0, 4616.0, 7052.0, 7157.0, 7704.0, 8462.0, 8737.0, 8795.0, 8797.0, 26524.0, 51330.0, 54507.0, 64857.0, 79845.0, 90427.0
GO:0043312	BP	e	neutrophil degranulation	25/318	482/28555	5.8257e-07	9	25	0.000377567	12.0, 728.0, 1265.0, 2040.0, 2268.0, 2357.0, 2358.0, 2683.0, 3106.0, 3107.0, 4257.0, 4860.0, 5175.0, 5329.0, 5836.0, 5873.0, 6556.0, 7097.0, 7133.0, 7414.0, 10970.0, 11025.0, 22918.0, 64114.0, 83716.0
GO:0050729	BP	e	positive regulation of inflammatory response	10/318	88/28555	6.21735e-07	7	10	0.000380492	2828.0, 4792.0, 5008.0, 5054.0, 7052.0, 7097.0, 7132.0, 7474.0, 8737.0, 64332.0
GO:0043066	BP	e	negative regulation of apoptotic process	23/318	486/28555	6.62491e-07	7	23	0.000380492	597.0, 602.0, 1026.0, 1263.0, 3315.0, 4170.0, 4609.0, 4615.0, 4792.0, 5272.0, 5292.0, 5329.0, 6464.0, 7076.0, 7157.0, 7474.0, 8737.0, 8793.0, 9021.0, 9531.0, 51129.0, 51804.0, 56892.0
GO:0060337	BP	e	type I interferon signaling pathway	12/318	66/28555	7.10166e-07	7	12	0.000380492	2634.0, 3106.0, 3107.0, 3133.0, 3659.0, 3665.0, 4615.0, 6672.0, 8519.0, 10410.0, 10581.0, 25939.0
GO:0006974	BP	e	cellular response to DNA damage stimulus	14/318	244/28555	7.1068e-07	4	14	0.000380492	602.0, 604.0, 1026.0, 1263.0, 3665.0, 4609.0, 7157.0, 7832.0, 9261.0, 9766.0, 25939.0, 80149.0, 91607.0, 151636.0
GO:0007165	BP	e	signal transduction	32/318	1040/28555	7.52771e-07	4	32	0.000383182	133.0, 728.0, 1017.0, 1192.0, 1439.0, 1890.0, 2357.0, 3485.0, 3566.0, 4055.0, 4615.0, 4739.0, 5175.0, 5329.0, 5829.0, 5880.0, 6347.0, 6398.0, 6774.0, 7097.0, 8614.0, 8793.0, 8797.0, 9052.0, 9064.0, 9322.0, 9754.0, 10135.0, 29941.0, 51655.0, 54567.0, 54922.0
GO:0019221	BP	e	cytokine-mediated signaling pathway	28/318	283/28555	7.77939e-07	6	28	0.000383182	604.0, 1026.0, 1052.0, 1439.0, 2152.0, 2357.0, 2920.0, 3162.0, 3383.0, 3554.0, 3566.0, 3570.0, 4170.0, 4609.0, 5008.0, 5292.0, 6347.0, 6464.0, 6774.0, 7040.0, 7076.0, 7132.0, 7133.0, 7157.0, 9021.0, 9180.0, 11213.0, 200081.0
GO:0045893	BP	e	positive regulation of transcription, DNA-templated	27/318	633/28555	8.33313e-07	10	27	0.000386731	602.0, 650.0, 1316.0, 2114.0, 3659.0, 3665.0, 3725.0, 4609.0, 4928.0, 5292.0, 5927.0, 6464.0, 6672.0, 6774.0, 7040.0, 7157.0, 7474.0, 7704.0, 9124.0, 9935.0, 10346.0, 23541.0, 51804.0, 83666.0, 84913.0, 85363.0, 151636.0
GO:0045766	BP	e	positive regulation of angiogenesis	14/318	147/28555	8.47956e-07	7	14	0.000386731	133.0, 388.0, 694.0, 728.0, 2152.0, 2321.0, 3162.0, 3315.0, 4846.0, 5054.0, 7048.0, 7474.0, 51129.0, 80149.0
GO:0030198	BP	e	extracellular matrix organization	17/318	251/28555	9.95637e-07	5	17	0.000399415	176.0, 602.0, 1282.0, 1284.0, 2683.0, 3383.0, 3678.0, 3690.0, 3915.0, 4791.0, 5054.0, 5175.0, 9510.0, 50848.0, 54507.0, 56999.0, 83716.0
GO:0043123	BP	e	positive regulation of I-kappaB kinase/NF-kappaB signaling	13/318	182/28555	1.04239e-06	8	13	0.000399415	3162.0, 4055.0, 4615.0, 5966.0, 6398.0, 7052.0, 7132.0, 8737.0, 8795.0, 10346.0, 10758.0, 79155.0, 85363.0
GO:0006468	BP	e	protein phosphorylation	20/318	456/28555	1.05293e-06	7	20	0.000399415	650.0, 1017.0, 1263.0, 1326.0, 2260.0, 2268.0, 3985.0, 5166.0, 5292.0, 6347.0, 6482.0, 7040.0, 7048.0, 7474.0, 9064.0, 9261.0, 11213.0, 26524.0, 29941.0, 197259.0
GO:0008285	BP	e	negative regulation of cell population proliferation	21/318	413/28555	1.07396e-06	5	21	0.000399415	133.0, 604.0, 650.0, 694.0, 1026.0, 2683.0, 3490.0, 3659.0, 4846.0, 5008.0, 7040.0, 7097.0, 7157.0, 7704.0, 7832.0, 8462.0, 8519.0, 9289.0, 9510.0, 26136.0, 54567.0
GO:0010628	BP	e	positive regulation of gene expression	18/318	413/28555	1.07396e-06	6	18	0.000399415	650.0, 2152.0, 2615.0, 4609.0, 4615.0, 4846.0, 5272.0, 5359.0, 5873.0, 6556.0, 6774.0, 7040.0, 7097.0, 7157.0, 7474.0, 54567.0, 64115.0, 80149.0
GO:0006915	BP	e	apoptotic process	31/318	548/28555	1.09265e-06	4	31	0.000399415	388.0, 728.0, 840.0, 1263.0, 3659.0, 4055.0, 4615.0, 4616.0, 4792.0, 5272.0, 5292.0, 5359.0, 5552.0, 7048.0, 7097.0, 7128.0, 7704.0, 8462.0, 8737.0, 8793.0, 8795.0, 8797.0, 51330.0, 54507.0, 54541.0, 55332.0, 56892.0, 64651.0, 79155.0, 80149.0, 220441.0
GO:0006955	BP	e	immune response	18/318	291/28555	1.10282e-06	2	18	0.000399415	715.0, 728.0, 2634.0, 3106.0, 3107.0, 3133.0, 3554.0, 3566.0, 4055.0, 4860.0, 5008.0, 5272.0, 6398.0, 7097.0, 10346.0, 10410.0, 10581.0, 25939.0
GO:0045944	BP	e	positive regulation of transcription by RNA polymerase II	37/318	1118/28555	1.18213e-06	11	37	0.000415907	602.0, 650.0, 1052.0, 1316.0, 3096.0, 3428.0, 3659.0, 3665.0, 3725.0, 4609.0, 4791.0, 4792.0, 5008.0, 5054.0, 5359.0, 5966.0, 6556.0, 6774.0, 7040.0, 7097.0, 7132.0, 7157.0, 7474.0, 7704.0, 8737.0, 9935.0, 10135.0, 10272.0, 22904.0, 23764.0, 28999.0, 51804.0, 55893.0, 64651.0, 79155.0, 80149.0, 85441.0
GO:0045087	BP	e	innate immune response	19/318	471/28555	1.69661e-06	6	19	0.000580335	639.0, 710.0, 715.0, 716.0, 837.0, 2268.0, 3133.0, 3428.0, 3665.0, 4615.0, 5966.0, 7097.0, 10346.0, 10865.0, 54210.0, 56829.0, 83666.0, 85363.0, 151636.0
GO:0035456	BP	e	response to interferon-beta	4/318	10/28555	3.00648e-06	5	4	0.000998681	5359.0, 8519.0, 10410.0, 10581.0
GO:0071276	BP	e	cellular response to cadmium ion	6/318	37/28555	3.16295e-06	6	6	0.000998681	3162.0, 3725.0, 4489.0, 4499.0, 4501.0, 4502.0
GO:0032722	BP	e	positive regulation of chemokine production	6/318	37/28555	3.16295e-06	8	6	0.000998681	3162.0, 3566.0, 3570.0, 4615.0, 7097.0, 7474.0
GO:0032757	BP	e	positive regulation of interleukin-8 production	7/318	57/28555	3.26257e-06	8	7	0.00100438	2152.0, 4615.0, 5054.0, 6774.0, 7097.0, 7474.0, 8737.0
GO:0034341	BP	e	response to interferon-gamma	5/318	23/28555	4.73723e-06	5	5	0.00142279	6556.0, 6672.0, 8519.0, 10410.0, 10581.0
GO:1902895	BP	e	positive regulation of pri-miRNA transcription by RNA polymerase II	6/318	40/28555	5.07766e-06	12	6	0.00148872	650.0, 3725.0, 6774.0, 7040.0, 7157.0, 84913.0
GO:0032760	BP	e	positive regulation of tumor necrosis factor production	8/318	87/28555	5.90158e-06	9	8	0.00169005	3133.0, 3315.0, 4615.0, 6774.0, 7097.0, 7474.0, 8737.0, 9261.0
GO:0045071	BP	e	negative regulation of viral genome replication	6/318	42/28555	6.81083e-06	7	6	0.00186375	3428.0, 5359.0, 8519.0, 10410.0, 10581.0, 56829.0
GO:0008630	BP	e	intrinsic apoptotic signaling pathway in response to DNA damage	6/318	42/28555	6.81083e-06	7	6	0.00186375	597.0, 1969.0, 3162.0, 4170.0, 7132.0, 7133.0
GO:0042832	BP	e	defense response to protozoan	5/318	25/28555	7.34439e-06	6	5	0.00196606	602.0, 2634.0, 3566.0, 4615.0, 6556.0
GO:0007166	BP	e	cell surface receptor signaling pathway	12/318	227/28555	1.02075e-05	5	12	0.00263208	2358.0, 3554.0, 4615.0, 5175.0, 6347.0, 8519.0, 8793.0, 8795.0, 8797.0, 9289.0, 11025.0, 197259.0
GO:0007155	BP	e	cell adhesion	18/318	486/28555	1.02599e-05	2	18	0.00263208	176.0, 388.0, 1947.0, 1969.0, 2358.0, 2683.0, 3383.0, 3490.0, 3678.0, 3690.0, 3915.0, 4739.0, 5829.0, 6347.0, 7414.0, 8727.0, 9289.0, 51330.0
GO:2000379	BP	e	positive regulation of reactive oxygen species metabolic process	5/318	27/28555	1.09577e-05	6	5	0.00275373	1026.0, 7048.0, 7157.0, 8737.0, 80149.0
GO:0051092	BP	e	positive regulation of NF-kappaB transcription factor activity	10/318	159/28555	1.25793e-05	12	10	0.00309803	3383.0, 4615.0, 4791.0, 6774.0, 7097.0, 7474.0, 8737.0, 10346.0, 11213.0, 85363.0
GO:0042771	BP	e	intrinsic apoptotic signaling pathway in response to DNA damage by p53 class mediator	5/318	28/28555	1.32185e-05	8	5	0.00318679	602.0, 1026.0, 3428.0, 7157.0, 54541.0
GO:0003176	BP	e	aortic valve development	3/318	5/28555	1.34573e-05	5	3	0.00318679	650.0, 7132.0, 7133.0
GO:0010273	BP	e	detoxification of copper ion	4/318	14/28555	1.38344e-05	3	4	0.00321428	4489.0, 4499.0, 4501.0, 4502.0
GO:0043392	BP	e	negative regulation of DNA binding	5/318	30/28555	1.88202e-05	5	5	0.0042917	3162.0, 3428.0, 3725.0, 4792.0, 6672.0
GO:0042270	BP	e	protection from natural killer cell mediated cytotoxicity	3/318	6/28555	2.66921e-05	10	3	0.00597612	3106.0, 3133.0, 5272.0
GO:1902041	BP	e	regulation of extrinsic apoptotic signaling pathway via death domain receptors	4/318	17/28555	3.20356e-05	9	4	0.00704441	6672.0, 8737.0, 8795.0, 8797.0
GO:0042493	BP	e	response to drug	12/318	257/28555	3.48803e-05	3	12	0.00739505	123.0, 1026.0, 2768.0, 3162.0, 3383.0, 3485.0, 3725.0, 4257.0, 4609.0, 4837.0, 4860.0, 7048.0
GO:2000352	BP	e	negative regulation of endothelial cell apoptotic process	5/318	34/28555	3.54319e-05	9	5	0.00739505	3383.0, 5054.0, 7128.0, 51129.0, 79155.0
GO:0031663	BP	e	lipopolysaccharide-mediated signaling pathway	5/318	34/28555	3.54319e-05	6	5	0.00739505	4615.0, 4792.0, 6347.0, 7040.0, 7097.0
GO:0045926	BP	e	negative regulation of growth	4/318	18/28555	4.08279e-05	4	4	0.00824188	4489.0, 4499.0, 4501.0, 4502.0
GO:0032740	BP	e	positive regulation of interleukin-17 production	4/318	18/28555	4.08279e-05	8	4	0.00824188	4615.0, 5008.0, 7040.0, 8140.0
GO:0002486	BP	e	antigen processing and presentation of endogenous peptide antigen via MHC class I via ER pathway, TAP-independent	3/318	7/28555	4.63253e-05	7	3	0.00905476	3106.0, 3107.0, 3133.0
GO:0032494	BP	e	response to peptidoglycan	3/318	7/28555	4.63253e-05	5	3	0.00905476	728.0, 4615.0, 11213.0
GO:0045892	BP	e	negative regulation of transcription, DNA-templated	18/318	546/28555	4.74466e-05	10	18	0.00912903	602.0, 604.0, 650.0, 3428.0, 3659.0, 3725.0, 6464.0, 7040.0, 7157.0, 7474.0, 7704.0, 9686.0, 10346.0, 10865.0, 22904.0, 51655.0, 51804.0, 84913.0
GO:0001570	BP	e	vasculogenesis	6/318	59/28555	4.99124e-05	4	6	0.00945571	133.0, 1969.0, 7040.0, 7048.0, 25976.0, 54922.0
GO:0070935	BP	e	3'-UTR-mediated mRNA stabilization	4/318	19/28555	5.12626e-05	11	4	0.00956435	4615.0, 7538.0, 8531.0, 9261.0
GO:0046597	BP	e	negative regulation of viral entry into host cell	4/318	20/28555	6.35173e-05	7	4	0.0116739	8519.0, 10410.0, 10581.0, 85363.0
GO:0007568	BP	e	aging	9/318	156/28555	6.70475e-05	2	9	0.0121415	133.0, 597.0, 1284.0, 3485.0, 3725.0, 4791.0, 7048.0, 7076.0, 7133.0
GO:0007257	BP	e	activation of JUN kinase activity	5/318	39/28555	7.00501e-05	14	5	0.0125014	5770.0, 7474.0, 8737.0, 9064.0, 197259.0
GO:0046718	BP	e	viral entry into host cell	7/318	91/28555	7.23264e-05	6	7	0.012572	1969.0, 3383.0, 3678.0, 3690.0, 3949.0, 5359.0, 50848.0
GO:0002467	BP	e	germinal center formation	3/318	8/28555	7.35085e-05	5	3	0.012572	602.0, 604.0, 4791.0
GO:0002480	BP	e	antigen processing and presentation of exogenous peptide antigen via MHC class I, TAP-independent	3/318	8/28555	7.35085e-05	6	3	0.012572	3106.0, 3107.0, 3133.0
GO:0070266	BP	e	necroptotic process	4/318	21/28555	7.77761e-05	5	4	0.0131197	5836.0, 7157.0, 8737.0, 197259.0
GO:0000122	BP	e	negative regulation of transcription by RNA polymerase II	23/318	852/28555	9.56948e-05	11	23	0.0159241	604.0, 639.0, 650.0, 1263.0, 2114.0, 3096.0, 3428.0, 3665.0, 3725.0, 4609.0, 6672.0, 6774.0, 7157.0, 7466.0, 7538.0, 7704.0, 7832.0, 8462.0, 8531.0, 9960.0, 10865.0, 54567.0, 83666.0
GO:0097191	BP	e	extrinsic apoptotic signaling pathway	5/318	42/28555	0.00010071	6	5	0.0162455	3570.0, 7040.0, 7133.0, 8737.0, 8797.0
GO:0031100	BP	e	animal organ regeneration	5/318	42/28555	0.00010071	4	5	0.0162455	133.0, 728.0, 1026.0, 4837.0, 7048.0
GO:0050830	BP	e	defense response to Gram-positive bacterium	7/318	96/28555	0.000101584	7	7	0.0162455	728.0, 1969.0, 2268.0, 2634.0, 3133.0, 4615.0, 7097.0
GO:0060055	BP	e	angiogenesis involved in wound healing	3/318	9/28555	0.000109353	4	3	0.0172637	2683.0, 2828.0, 3690.0
GO:0071294	BP	e	cellular response to zinc ion	4/318	23/28555	0.000113068	6	4	0.0176244	4489.0, 4499.0, 4501.0, 4502.0
GO:0010629	BP	e	negative regulation of gene expression	11/318	249/28555	0.000120316	6	11	0.0177026	650.0, 1026.0, 5966.0, 7040.0, 8140.0, 8614.0, 25976.0, 54567.0, 80149.0, 83666.0, 84913.0
GO:0042531	BP	e	positive regulation of tyrosine phosphorylation of STAT protein	6/318	69/28555	0.000120983	11	6	0.0177026	3570.0, 5008.0, 6774.0, 7132.0, 9021.0, 83666.0
GO:0034124	BP	e	regulation of MyD88-dependent toll-like receptor signaling pathway	2/318	2/28555	0.000123634	8	2	0.0177026	3659.0, 3665.0
GO:0032764	BP	e	negative regulation of mast cell cytokine production	2/318	2/28555	0.000123634	9	2	0.0177026	604.0, 3162.0
GO:0014806	BP	e	smooth muscle hyperplasia	2/318	2/28555	0.000123634	6	2	0.0177026	3162.0, 4846.0
GO:0002268	BP	e	follicular dendritic cell differentiation	2/318	2/28555	0.000123634	4	2	0.0177026	602.0, 4791.0
GO:1901666	BP	e	positive regulation of NAD+ ADP-ribosyltransferase activity	2/318	2/28555	0.000123634	6	2	0.0177026	7040.0, 151636.0
GO:0070527	BP	e	platelet aggregation	5/318	44/28555	0.000126255	5	5	0.0178701	1192.0, 3315.0, 3690.0, 4627.0, 7414.0
GO:0034605	BP	e	cellular response to heat	5/318	45/28555	0.000140751	5	5	0.0196956	1026.0, 3162.0, 9531.0, 56892.0, 113278.0
GO:0007179	BP	e	transforming growth factor beta receptor signaling pathway	7/318	102/28555	0.000148704	8	7	0.0205747	2615.0, 3725.0, 5829.0, 7040.0, 7048.0, 7157.0, 50848.0
GO:0035455	BP	e	response to interferon-alpha	3/318	10/28555	0.00015493	5	3	0.0211978	8519.0, 10410.0, 10581.0
GO:0030449	BP	e	regulation of complement activation	5/318	48/28555	0.00019196	6	5	0.0259757	629.0, 710.0, 715.0, 716.0, 728.0
GO:1903799	BP	e	negative regulation of production of miRNAs involved in gene silencing by miRNA	3/318	11/28555	0.000211272	10	3	0.0282783	7040.0, 7157.0, 80149.0
GO:0071280	BP	e	cellular response to copper ion	4/318	27/28555	0.000216366	6	4	0.0286487	4489.0, 4499.0, 4501.0, 4502.0
GO:0001934	BP	e	positive regulation of protein phosphorylation	9/318	184/28555	0.000234383	9	9	0.0307041	650.0, 2358.0, 3690.0, 3985.0, 5175.0, 5329.0, 7040.0, 8737.0, 116496.0
GO:0008360	BP	e	regulation of cell shape	8/318	146/28555	0.000241594	6	8	0.0313156	388.0, 2268.0, 3383.0, 4627.0, 5880.0, 6347.0, 9948.0, 50848.0
GO:0006935	BP	e	chemotaxis	7/318	112/28555	0.000265425	3	7	0.0340331	728.0, 1890.0, 2357.0, 2358.0, 2920.0, 5329.0, 6347.0
GO:1903800	BP	e	positive regulation of production of miRNAs involved in gene silencing by miRNA	3/318	12/28555	0.000279376	10	3	0.0340331	7040.0, 7157.0, 8737.0
GO:0002430	BP	e	complement receptor mediated signaling pathway	3/318	12/28555	0.000279376	9	3	0.0340331	728.0, 2357.0, 2358.0
GO:0010038	BP	e	response to metal ion	3/318	12/28555	0.000279376	4	3	0.0340331	4489.0, 4501.0, 4502.0
GO:0090557	BP	e	establishment of endothelial intestinal barrier	3/318	12/28555	0.000279376	7	3	0.0340331	3383.0, 4615.0, 50848.0
GO:0032481	BP	e	positive regulation of type I interferon production	5/318	52/28555	0.00028097	8	5	0.0340331	3428.0, 3659.0, 3665.0, 4615.0, 4791.0
GO:1900745	BP	e	positive regulation of p38MAPK cascade	4/318	29/28555	0.000287727	10	4	0.0340331	650.0, 4616.0, 80149.0, 768211.0
GO:0007159	BP	e	leukocyte cell-cell adhesion	4/318	29/28555	0.000287727	4	4	0.0340331	3383.0, 3678.0, 5175.0, 50848.0
GO:0048705	BP	e	skeletal system morphogenesis	4/318	29/28555	0.000287727	4	4	0.0340331	2260.0, 2268.0, 25976.0, 64651.0
GO:0030036	BP	e	actin cytoskeleton organization	8/318	150/28555	0.000290197	6	8	0.0340331	604.0, 3985.0, 7408.0, 8572.0, 9124.0, 9322.0, 9754.0, 11252.0
GO:0007266	BP	e	Rho protein signal transduction	5/318	53/28555	0.000307436	8	5	0.0357148	388.0, 604.0, 2768.0, 8727.0, 9289.0
GO:0035633	BP	e	maintenance of blood-brain barrier	4/318	30/28555	0.000329097	6	4	0.0371789	3915.0, 5175.0, 7414.0, 50848.0
GO:0008625	BP	e	extrinsic apoptotic signaling pathway via death domain receptors	4/318	30/28555	0.000329097	7	4	0.0371789	7132.0, 8795.0, 8797.0, 9531.0
GO:0006882	BP	e	cellular zinc ion homeostasis	4/318	30/28555	0.000329097	10	4	0.0371789	4489.0, 4499.0, 4501.0, 4502.0
GO:0048661	BP	e	positive regulation of smooth muscle cell proliferation	5/318	54/28555	0.000335748	6	5	0.0375855	3162.0, 3570.0, 4615.0, 7048.0, 7052.0
GO:0035723	BP	e	interleukin-15-mediated signaling pathway	3/318	13/28555	0.000360197	7	3	0.0387141	3601.0, 6464.0, 6774.0
GO:0045778	BP	e	positive regulation of ossification	3/318	13/28555	0.000360197	5	3	0.0387141	650.0, 7474.0, 7704.0
GO:0060389	BP	e	pathway-restricted SMAD protein phosphorylation	3/318	13/28555	0.000360197	8	3	0.0387141	650.0, 7040.0, 7048.0
GO:0010468	BP	e	regulation of gene expression	10/318	238/28555	0.000362695	5	10	0.0387141	639.0, 1017.0, 4299.0, 4609.0, 7048.0, 8531.0, 10346.0, 64332.0, 80149.0, 85363.0
GO:0044406	BP	e	adhesion of symbiont to host	2/318	3/28555	0.000368165	3	2	0.0387141	3383.0, 5819.0
GO:1902339	BP	e	positive regulation of apoptotic process involved in morphogenesis	2/318	3/28555	0.000368165	9	2	0.0387141	7132.0, 7133.0
GO:0071479	BP	e	cellular response to ionizing radiation	4/318	31/28555	0.000374558	6	4	0.0387141	388.0, 1026.0, 3428.0, 7157.0
GO:0002230	BP	e	positive regulation of defense response to virus by host	4/318	31/28555	0.000374558	8	4	0.0387141	10758.0, 80149.0, 83666.0, 151636.0
GO:0042127	BP	e	regulation of cell population proliferation	8/318	156/28555	0.000377833	4	8	0.0387141	604.0, 2268.0, 3566.0, 3725.0, 4792.0, 6774.0, 7040.0, 7048.0
GO:0001666	BP	e	response to hypoxia	8/318	156/28555	0.000377833	5	8	0.0387141	133.0, 650.0, 5351.0, 7048.0, 7097.0, 9124.0, 51129.0, 54541.0
GO:0050727	BP	e	regulation of inflammatory response	6/318	85/28555	0.000380413	6	6	0.0387141	604.0, 837.0, 3554.0, 4615.0, 7474.0, 22904.0
GO:0071456	BP	e	cellular response to hypoxia	7/318	119/28555	0.000384183	6	7	0.0387773	3162.0, 3383.0, 4609.0, 7157.0, 8614.0, 29923.0, 114990.0
GO:0006977	BP	e	DNA damage response, signal transduction by p53 class mediator resulting in cell cycle arrest	5/318	56/28555	0.000398245	11	5	0.0397488	1017.0, 1026.0, 1263.0, 7157.0, 7832.0
GO:0030335	BP	e	positive regulation of cell migration	10/318	241/28555	0.000400264	7	10	0.0397488	650.0, 2152.0, 2268.0, 2321.0, 3678.0, 4739.0, 5175.0, 6774.0, 7040.0, 64115.0
GO:0030308	BP	e	negative regulation of cell growth	7/318	121/28555	0.000424944	6	7	0.0418621	604.0, 694.0, 1026.0, 7040.0, 7157.0, 9686.0, 9792.0
GO:0016064	BP	e	immunoglobulin mediated immune response	3/318	14/28555	0.00045466	6	3	0.0434007	3566.0, 3665.0, 4615.0
GO:0034356	BP	e	NAD biosynthesis via nicotinamide riboside salvage pathway	3/318	14/28555	0.00045466	12	3	0.0434007	4837.0, 10135.0, 83666.0
GO:0062009	BP	e	secondary palate development	3/318	14/28555	0.00045466	4	3	0.0434007	2615.0, 7048.0, 7474.0
GO:0006978	BP	e	DNA damage response, signal transduction by p53 class mediator resulting in transcription of p21 class mediator	3/318	14/28555	0.00045466	8	3	0.0434007	1026.0, 6672.0, 7157.0
GO:0033209	BP	e	tumor necrosis factor-mediated signaling pathway	7/318	123/28555	0.000469088	7	7	0.0440993	4055.0, 4792.0, 7132.0, 7133.0, 7157.0, 8737.0, 51330.0
GO:0040008	BP	e	regulation of growth	5/318	58/28555	0.000469141	3	5	0.0440993	3485.0, 4739.0, 5008.0, 6464.0, 9021.0
GO:0035924	BP	e	cellular response to vascular endothelial growth factor stimulus	4/318	33/28555	0.000478658	6	4	0.0443173	2321.0, 3315.0, 9261.0, 54567.0
GO:1900182	BP	e	positive regulation of protein localization to nucleus	4/318	33/28555	0.000478658	7	4	0.0443173	3985.0, 7040.0, 83666.0, 151636.0
GO:0008284	BP	e	positive regulation of cell population proliferation	15/318	500/28555	0.000542143	5	15	0.0498205	133.0, 1017.0, 2260.0, 2321.0, 3570.0, 4609.0, 5008.0, 5880.0, 6464.0, 7040.0, 7048.0, 7076.0, 9180.0, 10135.0, 29923.0
GO:0030670	CC	e	phagocytic vesicle membrane	9/318	73/28555	1.2226e-07	7	9	0.000119749	3106.0, 3107.0, 3133.0, 5880.0, 6556.0, 6890.0, 7097.0, 55647.0, 83871.0
GO:0030667	CC	e	secretory granule membrane	10/318	97/28555	1.36155e-07	6	10	0.000119749	728.0, 2357.0, 2683.0, 3106.0, 3107.0, 5175.0, 5873.0, 7097.0, 11025.0, 22918.0
GO:0005788	CC	e	endoplasmic reticulum lumen	16/318	299/28555	2.92872e-07	4	16	0.000161689	871.0, 1282.0, 1284.0, 3490.0, 3915.0, 5033.0, 5329.0, 7076.0, 7466.0, 7474.0, 8614.0, 8974.0, 10272.0, 10970.0, 54507.0, 79709.0
GO:0045121	CC	e	membrane raft	15/318	231/28555	3.67685e-07	4	15	0.000161689	871.0, 1947.0, 2040.0, 2773.0, 3383.0, 5175.0, 5359.0, 7048.0, 7097.0, 7132.0, 7133.0, 8737.0, 8797.0, 9289.0, 79180.0
GO:0009986	CC	e	cell surface	27/318	572/28555	5.67642e-07	2	27	0.000177718	650.0, 728.0, 1969.0, 2152.0, 2615.0, 3106.0, 3107.0, 3133.0, 3383.0, 3601.0, 3678.0, 3690.0, 3949.0, 5329.0, 5819.0, 7040.0, 7056.0, 7097.0, 7132.0, 7474.0, 8793.0, 8795.0, 8797.0, 22918.0, 29923.0, 56262.0, 114990.0
GO:0005856	CC	e	cytoskeleton	22/318	403/28555	7.56334e-07	5	22	0.000177718	388.0, 1265.0, 2040.0, 2268.0, 3315.0, 4846.0, 4860.0, 5783.0, 5880.0, 7414.0, 8572.0, 8727.0, 9001.0, 9050.0, 9124.0, 9322.0, 10205.0, 10970.0, 11252.0, 25802.0, 80149.0, 170954.0
GO:0032991	CC	e	protein-containing complex	23/318	636/28555	9.03269e-07	1	23	0.000177718	602.0, 837.0, 1026.0, 3690.0, 4609.0, 4615.0, 4627.0, 4734.0, 5175.0, 5770.0, 7157.0, 7414.0, 7704.0, 8519.0, 8737.0, 10410.0, 10581.0, 26136.0, 50848.0, 54922.0, 80149.0, 83666.0, 151636.0
GO:0005576	CC	e	extracellular region	47/318	1793/28555	9.83569e-07	2	47	0.000177718	12.0, 123.0, 133.0, 176.0, 629.0, 650.0, 710.0, 715.0, 716.0, 837.0, 1265.0, 1282.0, 1284.0, 2260.0, 2268.0, 2920.0, 3485.0, 3490.0, 3554.0, 3570.0, 3915.0, 4860.0, 5008.0, 5054.0, 5329.0, 5552.0, 5836.0, 5873.0, 6347.0, 7040.0, 7076.0, 7132.0, 7133.0, 7414.0, 7474.0, 8407.0, 9948.0, 10272.0, 22856.0, 23780.0, 51129.0, 51365.0, 54210.0, 55540.0, 80830.0, 83716.0, 200081.0
GO:0070062	CC	e	extracellular exosome	68/318	2170/28555	1.00232e-06	6	68	0.000177718	12.0, 388.0, 629.0, 710.0, 715.0, 1192.0, 1284.0, 1836.0, 1947.0, 2040.0, 2268.0, 2683.0, 2773.0, 3106.0, 3107.0, 3133.0, 3315.0, 3383.0, 3485.0, 3490.0, 3690.0, 3915.0, 4627.0, 4734.0, 4860.0, 5054.0, 5175.0, 5272.0, 5349.0, 5351.0, 5359.0, 5783.0, 5819.0, 5836.0, 5873.0, 5880.0, 6398.0, 6482.0, 7052.0, 7076.0, 7128.0, 7408.0, 7414.0, 7474.0, 7832.0, 8140.0, 8407.0, 9052.0, 9261.0, 9289.0, 9322.…
GO:0005887	CC	e	integral component of plasma membrane	37/318	1395/28555	1.13152e-06	4	37	0.000177718	728.0, 1439.0, 1836.0, 1947.0, 1969.0, 2040.0, 2260.0, 2321.0, 2615.0, 2828.0, 3106.0, 3107.0, 3383.0, 3554.0, 3566.0, 3690.0, 3949.0, 4071.0, 5175.0, 5329.0, 5349.0, 5359.0, 6542.0, 6556.0, 7048.0, 7056.0, 7097.0, 7132.0, 9052.0, 9123.0, 9289.0, 9976.0, 11025.0, 28231.0, 55540.0, 56262.0, 113278.0
GO:0005925	CC	e	focal adhesion	26/318	416/28555	1.19049e-06	5	26	0.000177718	388.0, 1265.0, 1969.0, 2321.0, 2768.0, 3315.0, 3383.0, 3678.0, 3690.0, 4627.0, 4739.0, 5329.0, 5819.0, 5829.0, 5880.0, 6840.0, 7052.0, 7408.0, 7414.0, 8462.0, 9124.0, 9754.0, 11252.0, 26136.0, 55616.0, 57514.0
GO:0062023	CC	e	collagen-containing extracellular matrix	20/318	374/28555	1.2124e-06	4	20	0.000177718	12.0, 176.0, 710.0, 871.0, 1282.0, 1284.0, 2152.0, 3383.0, 3490.0, 3915.0, 5054.0, 5272.0, 5359.0, 7040.0, 7052.0, 7474.0, 9510.0, 51129.0, 54507.0, 56999.0
GO:0005615	CC	e	extracellular space	48/318	1685/28555	1.70307e-06	2	48	0.000230439	12.0, 133.0, 629.0, 650.0, 710.0, 715.0, 716.0, 871.0, 1192.0, 1282.0, 1284.0, 2040.0, 2152.0, 2321.0, 2615.0, 2683.0, 2920.0, 3133.0, 3162.0, 3315.0, 3383.0, 3485.0, 3490.0, 3566.0, 3601.0, 3915.0, 5008.0, 5054.0, 5175.0, 5272.0, 5552.0, 6347.0, 6398.0, 7040.0, 7056.0, 7076.0, 7132.0, 7474.0, 8614.0, 10272.0, 10797.0, 26018.0, 29923.0, 51129.0, 51365.0, 80832.0, 83716.0, 114990.0
GO:0005794	CC	e	Golgi apparatus	30/318	985/28555	2.22253e-06	5	30	0.000279245	604.0, 2634.0, 2683.0, 3106.0, 3107.0, 3678.0, 3949.0, 4055.0, 4734.0, 4739.0, 4846.0, 5272.0, 5359.0, 5552.0, 5873.0, 6398.0, 7097.0, 8676.0, 8797.0, 9322.0, 10272.0, 10346.0, 25825.0, 29940.0, 29941.0, 53834.0, 55647.0, 64114.0, 79845.0, 83871.0
GO:0005886	CC	e	plasma membrane	126/318	4459/28555	2.57486e-06	3	126	0.000284402	123.0, 388.0, 602.0, 629.0, 728.0, 837.0, 1192.0, 1439.0, 1836.0, 1947.0, 1969.0, 2012.0, 2040.0, 2114.0, 2152.0, 2260.0, 2268.0, 2321.0, 2357.0, 2358.0, 2683.0, 2768.0, 2773.0, 2828.0, 3106.0, 3107.0, 3133.0, 3383.0, 3554.0, 3566.0, 3570.0, 3601.0, 3678.0, 3690.0, 3725.0, 3949.0, 4055.0, 4257.0, 4615.0, 4627.0, 4734.0, 4739.0, 4792.0, 4846.0, 5054.0, 5175.0, 5292.0, 5329.0, 5349.0, 5359.0, 5770.…
GO:0005737	CC	e	cytoplasm	92/318	4659/28555	2.58694e-06	2	92	0.000284402	133.0, 602.0, 639.0, 694.0, 837.0, 840.0, 1017.0, 1192.0, 1263.0, 1947.0, 2357.0, 2358.0, 2634.0, 2768.0, 2773.0, 3315.0, 3659.0, 3665.0, 3985.0, 4170.0, 4489.0, 4499.0, 4501.0, 4502.0, 4615.0, 4616.0, 4627.0, 4734.0, 4739.0, 4791.0, 4792.0, 4846.0, 4860.0, 5272.0, 5292.0, 5359.0, 5783.0, 5836.0, 6004.0, 6672.0, 6774.0, 6840.0, 6876.0, 7040.0, 7097.0, 7128.0, 7157.0, 7538.0, 7832.0, 8531.0, 8572.…
GO:0005634	CC	e	nucleus	105/318	5311/28555	3.00323e-06	5	105	0.000310746	12.0, 123.0, 388.0, 602.0, 604.0, 639.0, 694.0, 840.0, 1017.0, 1026.0, 1192.0, 1263.0, 1316.0, 1947.0, 2114.0, 2260.0, 2634.0, 3096.0, 3162.0, 3315.0, 3428.0, 3659.0, 3665.0, 3690.0, 3725.0, 3985.0, 4170.0, 4257.0, 4489.0, 4499.0, 4501.0, 4502.0, 4609.0, 4615.0, 4616.0, 4627.0, 4739.0, 4791.0, 4792.0, 4846.0, 4860.0, 5272.0, 5292.0, 5359.0, 5783.0, 5927.0, 5939.0, 5966.0, 6672.0, 6774.0, 6840.0, …
GO:0005829	CC	e	cytosol	108/318	5207/28555	3.46664e-06	2	108	0.000338768	123.0, 388.0, 602.0, 837.0, 840.0, 1017.0, 1026.0, 1316.0, 1326.0, 1890.0, 2114.0, 2260.0, 2268.0, 2634.0, 3096.0, 3162.0, 3315.0, 3428.0, 3659.0, 3665.0, 3725.0, 4170.0, 4489.0, 4502.0, 4615.0, 4627.0, 4734.0, 4739.0, 4791.0, 4792.0, 4837.0, 4846.0, 4860.0, 4928.0, 5272.0, 5292.0, 5359.0, 5770.0, 5783.0, 5829.0, 5836.0, 5873.0, 5880.0, 5939.0, 5966.0, 6303.0, 6464.0, 6774.0, 6840.0, 7048.0, 7052…
GO:0043235	CC	e	receptor complex	12/318	209/28555	4.40809e-06	2	12	0.000408096	1969.0, 2260.0, 2321.0, 3566.0, 3570.0, 3690.0, 3949.0, 7048.0, 7132.0, 8737.0, 9052.0, 9180.0
GO:0005911	CC	e	cell-cell junction	11/318	175/28555	4.66485e-06	4	11	0.000410274	1265.0, 3678.0, 3690.0, 5175.0, 5819.0, 5829.0, 7414.0, 9948.0, 11252.0, 50848.0, 54922.0
GO:0072562	CC	e	blood microparticle	9/318	113/28555	5.09471e-06	2	9	0.000426742	12.0, 629.0, 710.0, 715.0, 716.0, 1192.0, 2040.0, 7040.0, 51129.0
GO:0016020	CC	e	membrane	47/318	2115/28555	6.81724e-06	2	47	0.000545069	1192.0, 1265.0, 1836.0, 2040.0, 2683.0, 2773.0, 3106.0, 3107.0, 3162.0, 3383.0, 3428.0, 3554.0, 3949.0, 4170.0, 4627.0, 5033.0, 5272.0, 5359.0, 6482.0, 6890.0, 7132.0, 7133.0, 8140.0, 8519.0, 9123.0, 9531.0, 10970.0, 11259.0, 22856.0, 23780.0, 25802.0, 25825.0, 29927.0, 30844.0, 51703.0, 53947.0, 55540.0, 56262.0, 57532.0, 64005.0, 79709.0, 83666.0, 85441.0, 85450.0, 116496.0, 126969.0, 200081.0
GO:0043231	CC	e	intracellular membrane-bounded organelle	25/318	870/28555	1.713e-05	4	25	0.00131007	388.0, 602.0, 650.0, 1316.0, 4928.0, 5033.0, 5509.0, 5880.0, 8140.0, 8974.0, 9052.0, 9322.0, 9871.0, 11067.0, 11252.0, 26509.0, 28999.0, 30844.0, 55616.0, 55647.0, 56999.0, 64114.0, 79660.0, 80832.0, 115123.0
GO:0031012	CC	e	extracellular matrix	12/318	244/28555	2.09685e-05	3	12	0.00153682	176.0, 1282.0, 1284.0, 2615.0, 7040.0, 7076.0, 9510.0, 26018.0, 54507.0, 56999.0, 83716.0, 114990.0
GO:0005654	CC	e	nucleoplasm	69/318	3789/28555	3.96854e-05	2	69	0.00276383	602.0, 604.0, 639.0, 694.0, 840.0, 1017.0, 1026.0, 1052.0, 1263.0, 1316.0, 2114.0, 2615.0, 2634.0, 3096.0, 3428.0, 3566.0, 3659.0, 3665.0, 3690.0, 3725.0, 4170.0, 4609.0, 4739.0, 4791.0, 4792.0, 4928.0, 5272.0, 5292.0, 5359.0, 5783.0, 5927.0, 5966.0, 6672.0, 6774.0, 7004.0, 7157.0, 8462.0, 8974.0, 9261.0, 9322.0, 9792.0, 9960.0, 10272.0, 10346.0, 10865.0, 23541.0, 23764.0, 25939.0, 28999.0, 29923…
GO:0048471	CC	e	perinuclear region of cytoplasm	21/318	696/28555	4.08525e-05	2	21	0.00276383	602.0, 1026.0, 1192.0, 2040.0, 2634.0, 3162.0, 4734.0, 5359.0, 7133.0, 8531.0, 8572.0, 8614.0, 9322.0, 10335.0, 10410.0, 10970.0, 29941.0, 30844.0, 51655.0, 54922.0, 83871.0
GO:0005783	CC	e	endoplasmic reticulum	27/318	1033/28555	4.86333e-05	5	27	0.00316837	123.0, 837.0, 871.0, 2040.0, 3106.0, 3107.0, 3162.0, 3678.0, 4257.0, 5033.0, 5351.0, 5770.0, 6890.0, 7052.0, 7157.0, 7466.0, 8614.0, 8974.0, 9001.0, 10970.0, 25825.0, 29940.0, 30844.0, 51703.0, 56999.0, 79845.0, 79993.0
GO:0035579	CC	e	specific granule membrane	7/318	91/28555	7.23264e-05	7	7	0.00445867	2040.0, 2358.0, 5329.0, 7133.0, 10970.0, 22918.0, 64114.0
GO:0042612	CC	e	MHC class I protein complex	3/318	8/28555	7.35085e-05	5	3	0.00445867	3106.0, 3107.0, 3133.0
GO:0001725	CC	e	stress fiber	6/318	64/28555	7.92715e-05	4	6	0.00464795	1265.0, 4627.0, 5829.0, 8572.0, 9124.0, 9531.0
GO:0031093	CC	e	platelet alpha granule lumen	6/318	67/28555	0.000102608	7	6	0.0058222	12.0, 710.0, 5054.0, 5552.0, 7040.0, 7076.0
GO:0033257	CC	e	Bcl3/NF-kappaB2 complex	2/318	2/28555	0.000123634	4	2	0.006796	602.0, 4791.0
GO:0005764	CC	e	lysosome	11/318	266/28555	0.000213753	7	11	0.0113937	3949.0, 5873.0, 6556.0, 7128.0, 9001.0, 9322.0, 55332.0, 57561.0, 115123.0, 151636.0, 220441.0
GO:0016021	CC	e	integral component of membrane	63/318	3580/28555	0.000225348	3	63	0.0116584	2012.0, 2152.0, 2260.0, 2357.0, 2358.0, 2683.0, 3601.0, 4055.0, 4071.0, 4170.0, 4257.0, 5329.0, 5819.0, 6398.0, 6482.0, 6890.0, 7048.0, 7133.0, 8140.0, 8519.0, 8676.0, 8793.0, 8795.0, 8797.0, 9123.0, 9249.0, 9289.0, 9469.0, 9674.0, 9766.0, 10205.0, 10335.0, 10410.0, 10581.0, 10970.0, 22856.0, 22918.0, 25825.0, 26018.0, 26509.0, 28959.0, 29923.0, 29940.0, 50848.0, 51330.0, 51703.0, 53834.0, 54210.…
GO:0012507	CC	e	ER to Golgi transport vesicle membrane	5/318	54/28555	0.000335748	7	5	0.0168737	3106.0, 3107.0, 3133.0, 9871.0, 10802.0
GO:0055038	CC	e	recycling endosome membrane	6/318	84/28555	0.000356856	6	6	0.016914	3106.0, 3107.0, 3133.0, 8572.0, 11252.0, 30844.0
GO:0071062	CC	e	alphav-beta3 integrin-vitronectin complex	2/318	3/28555	0.000368165	4	2	0.016914	3678.0, 3690.0
GO:0009897	CC	e	external side of plasma membrane	11/318	284/28555	0.00037341	3	11	0.016914	2683.0, 3133.0, 3383.0, 3554.0, 3570.0, 3678.0, 3949.0, 7048.0, 7056.0, 9180.0, 9976.0
GO:0031901	CC	e	early endosome membrane	8/318	156/28555	0.000377833	6	8	0.016914	3106.0, 3107.0, 3133.0, 8572.0, 30844.0, 79689.0, 115123.0, 151636.0
GO:0031410	CC	e	cytoplasmic vesicle	11/318	285/28555	0.000384627	6	11	0.016914	388.0, 2260.0, 2634.0, 3485.0, 3678.0, 5880.0, 9001.0, 9510.0, 22898.0, 26509.0, 50848.0
GO:0035577	CC	e	azurophil granule membrane	5/318	57/28555	0.0004326	8	5	0.0185596	2040.0, 2357.0, 2683.0, 4257.0, 10970.0
GO:0032587	CC	e	ruffle membrane	6/318	95/28555	0.000689047	5	6	0.028858	1969.0, 2268.0, 3678.0, 3690.0, 10044.0, 11252.0
GO:0002947	CC	e	tumor necrosis factor receptor superfamily complex	2/318	4/28555	0.000730902	3	2	0.029899	7132.0, 7133.0
GO:0030027	CC	e	lamellipodium	8/318	179/28555	0.000933783	4	8	0.0373301	1969.0, 4739.0, 5783.0, 5829.0, 5880.0, 8572.0, 57514.0, 64005.0
GO:0002020	MF	e	protease binding	11/318	99/28555	1.65388e-07	4	11	0.000713152	2152.0, 3554.0, 3690.0, 3949.0, 5054.0, 5272.0, 7076.0, 7128.0, 7157.0, 8797.0, 54507.0
GO:0045296	MF	e	cadherin binding	18/318	315/28555	5.87068e-07	4	18	0.00103267	1192.0, 1265.0, 1969.0, 4627.0, 5770.0, 7408.0, 7414.0, 8407.0, 8727.0, 9052.0, 9531.0, 11252.0, 26136.0, 30844.0, 50848.0, 56829.0, 79180.0, 114990.0
GO:0019899	MF	e	enzyme binding	17/318	360/28555	7.18465e-07	3	17	0.00103267	694.0, 3162.0, 3570.0, 3690.0, 3725.0, 4734.0, 4792.0, 5329.0, 5359.0, 5770.0, 7040.0, 7157.0, 7538.0, 8614.0, 64115.0, 83666.0, 151636.0
GO:0042803	MF	e	protein homodimerization activity	24/318	659/28555	1.64712e-06	4	24	0.00152154	597.0, 1890.0, 2040.0, 2260.0, 2634.0, 3162.0, 3315.0, 3570.0, 4170.0, 4627.0, 5175.0, 5819.0, 6556.0, 6774.0, 6890.0, 7704.0, 8572.0, 8614.0, 8737.0, 10346.0, 11213.0, 50848.0, 54922.0, 85363.0
GO:0042802	MF	e	identical protein binding	43/318	1460/28555	2.07566e-06	3	43	0.00152154	604.0, 715.0, 716.0, 2040.0, 2260.0, 3162.0, 3315.0, 3690.0, 3725.0, 3949.0, 4055.0, 4257.0, 4615.0, 4627.0, 4792.0, 4860.0, 5033.0, 5819.0, 5836.0, 6303.0, 6672.0, 6774.0, 7040.0, 7052.0, 7097.0, 7128.0, 7157.0, 7704.0, 8737.0, 8797.0, 9322.0, 9935.0, 9976.0, 10135.0, 10346.0, 10865.0, 11252.0, 25939.0, 51129.0, 53834.0, 56262.0, 64115.0, 85363.0
GO:0001618	MF	e	virus receptor activity	8/318	76/28555	2.11717e-06	3	8	0.00152154	1969.0, 3383.0, 3678.0, 3690.0, 3949.0, 5359.0, 5819.0, 50848.0
GO:0005515	MF	e	protein binding	249/318	12369/28555	3.59797e-06	2	249	0.00221635	12.0, 123.0, 176.0, 388.0, 597.0, 602.0, 604.0, 629.0, 639.0, 650.0, 694.0, 710.0, 715.0, 716.0, 837.0, 840.0, 871.0, 1017.0, 1026.0, 1052.0, 1192.0, 1263.0, 1282.0, 1284.0, 1316.0, 1326.0, 1439.0, 1890.0, 1947.0, 1969.0, 2012.0, 2040.0, 2114.0, 2152.0, 2260.0, 2268.0, 2321.0, 2357.0, 2358.0, 2615.0, 2634.0, 2768.0, 2773.0, 2920.0, 3096.0, 3106.0, 3107.0, 3133.0, 3162.0, 3315.0, 3383.0, 3428.0, 3…
GO:0042605	MF	e	peptide antigen binding	5/318	24/28555	5.92944e-06	4	5	0.00319597	3106.0, 3107.0, 3133.0, 6890.0, 8140.0
GO:0001228	MF	e	DNA-binding transcription activator activity, RNA polymerase II-specific	17/318	441/28555	1.08223e-05	4	17	0.00518507	1052.0, 1316.0, 3659.0, 3725.0, 4609.0, 4791.0, 5359.0, 5966.0, 6774.0, 7157.0, 7704.0, 9935.0, 23764.0, 28999.0, 51804.0, 55893.0, 64651.0
GO:0045569	MF	e	TRAIL binding	3/318	5/28555	1.34573e-05	3	3	0.00580278	8793.0, 8795.0, 8797.0
GO:0038023	MF	e	signaling receptor activity	11/318	209/28555	2.48337e-05	2	11	0.0097348	1439.0, 2358.0, 3383.0, 5329.0, 7056.0, 7097.0, 8795.0, 8797.0, 11025.0, 22918.0, 54210.0
GO:0003700	MF	e	DNA-binding transcription factor activity	16/318	446/28555	4.65391e-05	2	16	0.0158252	602.0, 604.0, 639.0, 2114.0, 3725.0, 4609.0, 4791.0, 5966.0, 6774.0, 7004.0, 7157.0, 8462.0, 22807.0, 55893.0, 64651.0, 84913.0
GO:0005102	MF	e	signaling receptor binding	14/318	353/28555	4.77106e-05	3	14	0.0158252	133.0, 650.0, 2268.0, 3106.0, 3133.0, 3485.0, 5054.0, 5329.0, 6347.0, 9001.0, 10758.0, 23780.0, 29923.0, 51129.0
GO:0019904	MF	e	protein domain specific binding	11/318	242/28555	9.35412e-05	3	11	0.0288107	1017.0, 2114.0, 2773.0, 4627.0, 4734.0, 5329.0, 5873.0, 6672.0, 7052.0, 7474.0, 7704.0
GO:0002060	MF	e	purine nucleobase binding	2/318	2/28555	0.000123634	4	2	0.0355406	4860.0, 5836.0
GO:0004875	MF	e	complement receptor activity	3/318	10/28555	0.00015493	4	3	0.0396926	728.0, 2357.0, 2358.0
GO:0004896	MF	e	cytokine receptor activity	5/318	46/28555	0.000156487	4	5	0.0396926	2152.0, 3570.0, 3601.0, 9180.0, 55540.0
GO:0000978	MF	e	RNA polymerase II cis-regulatory region sequence-specific DNA binding	28/318	1179/28555	0.000171749	9	28	0.0411434	602.0, 604.0, 639.0, 1052.0, 1316.0, 2114.0, 3096.0, 3428.0, 3659.0, 3665.0, 3725.0, 4609.0, 4791.0, 5966.0, 6774.0, 7004.0, 7157.0, 7704.0, 8462.0, 9935.0, 9960.0, 22807.0, 23764.0, 28999.0, 51804.0, 55893.0, 84913.0, 90338.0
GO:0019901	MF	e	protein kinase binding	15/318	455/28555	0.000201456	5	15	0.0457199	388.0, 1026.0, 2268.0, 3315.0, 3601.0, 5770.0, 5880.0, 6464.0, 6774.0, 7157.0, 7538.0, 10346.0, 79155.0, 85363.0, 197259.0
