## Supplementary material for "Genetic and environmental regulation of caudate nucleus transcriptome: insight into schizophrenia risk and the dopamine system": Data S7: GO_analysis_module_pink.xlsx

### Sheet: Sheet1
GO	NS	enrichment	name	ratio_in_study	ratio_in_pop	p_uncorrected	depth	study_count	p_fdr_bh	study_items
GO:0042552	BP	e	myelination	10/714	44/28555	1.17721e-06	4	10	0.0144114	2581.0, 4118.0, 5653.0, 9444.0, 10215.0, 51090.0, 55331.0, 83700.0, 84668.0, 256987.0
GO:0016126	BP	e	sterol biosynthetic process	6/714	17/28555	2.34065e-06	6	6	0.0144114	3638.0, 3930.0, 7108.0, 9023.0, 10826.0, 51700.0
GO:0036109	BP	e	alpha-linolenic acid metabolic process	5/714	13/28555	1.05005e-05	9	5	0.043101	30.0, 2180.0, 3295.0, 60481.0, 64834.0
GO:0006511	BP	e	ubiquitin-dependent protein catabolic process	20/714	267/28555	1.4784e-05	8	20	0.0455126	991.0, 4193.0, 5717.0, 8878.0, 9817.0, 11342.0, 25793.0, 26133.0, 29116.0, 51433.0, 51667.0, 54467.0, 54941.0, 55031.0, 55236.0, 55819.0, 55905.0, 65264.0, 84749.0, 200845.0
GO:0030176	CC	e	integral component of endoplasmic reticulum membrane	16/714	116/28555	2.14732e-07	5	16	0.000377713	550.0, 3290.0, 3895.0, 6319.0, 7108.0, 9524.0, 11153.0, 23344.0, 51604.0, 54463.0, 55331.0, 57171.0, 60481.0, 64834.0, 284361.0, 347734.0
GO:0005764	CC	e	lysosome	22/714	266/28555	1.11088e-06	7	22	0.000463607	175.0, 847.0, 1203.0, 2581.0, 3916.0, 3920.0, 3988.0, 4126.0, 4864.0, 5305.0, 6272.0, 6609.0, 6642.0, 7405.0, 10404.0, 23621.0, 55016.0, 56270.0, 112770.0, 153129.0, 203228.0, 338382.0
GO:0005789	CC	e	endoplasmic reticulum membrane	57/714	960/28555	1.373e-06	4	57	0.000463607	391.0, 950.0, 1595.0, 1718.0, 2180.0, 2222.0, 2531.0, 2705.0, 2861.0, 3290.0, 3638.0, 3895.0, 3930.0, 5277.0, 5281.0, 5663.0, 6272.0, 6319.0, 7039.0, 7108.0, 7301.0, 8612.0, 9023.0, 9420.0, 9517.0, 9524.0, 10826.0, 10897.0, 11342.0, 22863.0, 23155.0, 23344.0, 27173.0, 29956.0, 51114.0, 51604.0, 51700.0, 51752.0, 54901.0, 55014.0, 55016.0, 55144.0, 55331.0, 55650.0, 56246.0, 57171.0, 57458.0, 6048…
GO:0005765	CC	e	lysosomal membrane	25/714	317/28555	1.77076e-06	7	25	0.000463607	950.0, 1203.0, 2770.0, 3119.0, 3916.0, 3920.0, 4864.0, 4891.0, 5167.0, 5663.0, 6272.0, 8546.0, 9043.0, 9516.0, 11342.0, 23385.0, 54978.0, 55016.0, 55717.0, 57406.0, 96459.0, 112770.0, 121260.0, 127829.0, 153129.0
GO:0009986	CC	e	cell surface	39/714	572/28555	1.7863e-06	2	39	0.000463607	1410.0, 1604.0, 1839.0, 2346.0, 2861.0, 3161.0, 3192.0, 3306.0, 3688.0, 4040.0, 4233.0, 4891.0, 5167.0, 5663.0, 6272.0, 6422.0, 7018.0, 7039.0, 7103.0, 7301.0, 8301.0, 8633.0, 9341.0, 9601.0, 10544.0, 11079.0, 11141.0, 23555.0, 23621.0, 25932.0, 26585.0, 51704.0, 55248.0, 56650.0, 64399.0, 143903.0, 284114.0, 340419.0, 342035.0
GO:0005783	CC	e	endoplasmic reticulum	62/714	1033/28555	2.06928e-06	5	62	0.000463607	175.0, 347.0, 550.0, 831.0, 847.0, 1203.0, 1595.0, 1718.0, 2180.0, 2222.0, 2531.0, 2861.0, 3433.0, 3638.0, 3895.0, 4040.0, 4118.0, 4864.0, 5653.0, 5663.0, 6319.0, 7108.0, 7368.0, 7405.0, 8612.0, 8878.0, 9524.0, 9601.0, 9817.0, 9897.0, 10404.0, 11079.0, 11342.0, 23155.0, 23184.0, 23200.0, 23344.0, 23385.0, 29095.0, 29956.0, 49855.0, 51114.0, 51661.0, 51726.0, 51752.0, 54463.0, 54901.0, 55741.0, 56…
GO:0043231	CC	e	intracellular membrane-bounded organelle	49/714	870/28555	2.27226e-06	4	49	0.000463607	391.0, 624.0, 847.0, 1027.0, 1495.0, 2760.0, 2956.0, 3099.0, 3344.0, 3988.0, 4904.0, 4939.0, 6285.0, 6566.0, 6642.0, 7108.0, 7368.0, 8301.0, 8878.0, 8898.0, 9341.0, 9516.0, 9798.0, 10105.0, 10404.0, 10897.0, 11243.0, 11340.0, 11342.0, 23155.0, 23287.0, 23555.0, 51099.0, 51704.0, 53838.0, 54809.0, 54941.0, 54978.0, 55120.0, 55726.0, 56246.0, 57171.0, 79953.0, 84188.0, 114876.0, 114883.0, 203228.0,…
GO:0070062	CC	e	extracellular exosome	110/714	2170/28555	2.7785e-06	6	110	0.000463607	210.0, 220.0, 347.0, 391.0, 419.0, 550.0, 686.0, 760.0, 847.0, 873.0, 928.0, 950.0, 989.0, 1073.0, 1203.0, 1267.0, 1410.0, 1465.0, 1604.0, 1808.0, 1992.0, 2346.0, 2530.0, 2760.0, 2770.0, 2771.0, 2819.0, 3020.0, 3181.0, 3306.0, 3688.0, 3732.0, 3916.0, 3920.0, 3925.0, 4070.0, 4218.0, 4670.0, 4864.0, 4904.0, 5271.0, 5576.0, 5789.0, 5860.0, 5934.0, 5962.0, 5981.0, 6035.0, 6050.0, 6275.0, 6414.0, 6422…
GO:0016020	CC	e	membrane	127/714	2115/28555	2.99467e-06	2	127	0.000463607	30.0, 323.0, 550.0, 831.0, 847.0, 928.0, 950.0, 1124.0, 1267.0, 1595.0, 1718.0, 1808.0, 1992.0, 2180.0, 2346.0, 2530.0, 2531.0, 2771.0, 3099.0, 3119.0, 3161.0, 3181.0, 3185.0, 3187.0, 3192.0, 3290.0, 3295.0, 3306.0, 3611.0, 3688.0, 3796.0, 3895.0, 3916.0, 3920.0, 3925.0, 3930.0, 4070.0, 4292.0, 4600.0, 4670.0, 4848.0, 4864.0, 4891.0, 4939.0, 4999.0, 5277.0, 5298.0, 5469.0, 5576.0, 5663.0, 5717.0,…
GO:0005654	CC	e	nucleoplasm	152/714	3789/28555	3.16631e-06	2	152	0.000463607	86.0, 333.0, 467.0, 595.0, 991.0, 1027.0, 1153.0, 1376.0, 1410.0, 2005.0, 2072.0, 2771.0, 2956.0, 3020.0, 3181.0, 3185.0, 3187.0, 3192.0, 3275.0, 3344.0, 3516.0, 3611.0, 3796.0, 3988.0, 4149.0, 4171.0, 4193.0, 4286.0, 4292.0, 4552.0, 4601.0, 4603.0, 4670.0, 4780.0, 4848.0, 4904.0, 4939.0, 4999.0, 5305.0, 5324.0, 5469.0, 5663.0, 5717.0, 5757.0, 5934.0, 5981.0, 6050.0, 6195.0, 6285.0, 6431.0, 6838.…
GO:0016021	CC	e	integral component of membrane	144/714	3580/28555	3.19249e-06	3	144	0.000463607	333.0, 950.0, 1203.0, 1595.0, 1718.0, 1955.0, 2123.0, 2180.0, 2222.0, 2530.0, 2531.0, 2619.0, 2705.0, 3790.0, 3823.0, 3895.0, 3930.0, 4040.0, 4070.0, 4118.0, 4162.0, 4233.0, 4340.0, 4864.0, 5010.0, 5167.0, 5277.0, 5281.0, 5376.0, 5663.0, 6272.0, 6319.0, 6444.0, 6566.0, 6856.0, 7039.0, 7368.0, 7542.0, 8269.0, 8612.0, 8633.0, 9023.0, 9144.0, 9341.0, 9420.0, 9517.0, 10826.0, 11118.0, 11141.0, 11149.…
GO:0005794	CC	e	Golgi apparatus	50/714	985/28555	3.23804e-06	5	50	0.000463607	333.0, 624.0, 847.0, 1203.0, 1410.0, 2252.0, 2530.0, 2956.0, 3759.0, 3790.0, 4040.0, 4780.0, 4864.0, 5663.0, 6272.0, 6293.0, 6642.0, 6696.0, 7542.0, 8301.0, 8546.0, 9363.0, 9516.0, 9638.0, 9770.0, 10404.0, 10897.0, 11079.0, 11221.0, 11226.0, 11243.0, 23385.0, 23621.0, 25963.0, 51114.0, 51809.0, 53838.0, 57147.0, 57409.0, 57720.0, 79571.0, 81551.0, 83700.0, 93377.0, 114883.0, 222236.0, 253832.0, 2…
GO:0005737	CC	e	cytoplasm	182/714	4659/28555	3.56914e-06	2	182	0.000463607	175.0, 220.0, 323.0, 347.0, 595.0, 760.0, 831.0, 847.0, 950.0, 1027.0, 1028.0, 1031.0, 1073.0, 1153.0, 1155.0, 1267.0, 1371.0, 1373.0, 1410.0, 1465.0, 1718.0, 1781.0, 2252.0, 2339.0, 2346.0, 2593.0, 2770.0, 2771.0, 2861.0, 3145.0, 3181.0, 3275.0, 3306.0, 3433.0, 3516.0, 3688.0, 3796.0, 3916.0, 3925.0, 3930.0, 4099.0, 4149.0, 4171.0, 4193.0, 4286.0, 4600.0, 4670.0, 4780.0, 4848.0, 4891.0, 4904.0, …
GO:0033270	CC	e	paranode region of axon	5/714	11/28555	3.92977e-06	2	5	0.000463607	4099.0, 22933.0, 57165.0, 57471.0, 400746.0
GO:0005886	CC	e	plasma membrane	172/714	4459/28555	3.95344e-06	3	172	0.000463607	86.0, 333.0, 391.0, 419.0, 624.0, 760.0, 847.0, 928.0, 950.0, 1267.0, 1318.0, 1495.0, 1604.0, 1808.0, 1839.0, 2180.0, 2339.0, 2346.0, 2619.0, 2770.0, 2771.0, 2861.0, 3099.0, 3119.0, 3161.0, 3185.0, 3306.0, 3611.0, 3688.0, 3732.0, 3759.0, 3779.0, 3790.0, 3916.0, 3920.0, 4040.0, 4099.0, 4126.0, 4162.0, 4193.0, 4218.0, 4233.0, 4340.0, 4600.0, 4780.0, 4848.0, 4891.0, 5010.0, 5167.0, 5168.0, 5305.0, 5…
GO:0005829	CC	e	cytosol	213/714	5207/28555	4.62051e-06	2	213	0.000507967	30.0, 210.0, 220.0, 391.0, 585.0, 595.0, 760.0, 831.0, 847.0, 873.0, 989.0, 991.0, 1027.0, 1031.0, 1124.0, 1155.0, 1203.0, 1371.0, 1410.0, 1495.0, 1781.0, 1808.0, 2005.0, 2339.0, 2593.0, 2760.0, 2771.0, 2819.0, 2956.0, 3099.0, 3145.0, 3161.0, 3185.0, 3187.0, 3275.0, 3295.0, 3306.0, 3433.0, 3611.0, 3628.0, 3790.0, 3796.0, 3916.0, 3925.0, 3988.0, 4070.0, 4193.0, 4218.0, 4552.0, 4600.0, 4601.0, 4780…
GO:0005813	CC	e	centrosome	32/714	520/28555	5.06596e-06	3	32	0.000524178	585.0, 991.0, 1781.0, 2770.0, 2771.0, 3099.0, 3161.0, 3192.0, 3796.0, 4218.0, 4780.0, 4999.0, 5324.0, 5576.0, 5663.0, 6566.0, 7405.0, 8100.0, 9134.0, 9638.0, 9738.0, 9768.0, 9798.0, 10544.0, 11104.0, 22933.0, 25932.0, 28984.0, 29899.0, 57560.0, 256987.0, 282809.0
GO:0005634	CC	e	nucleus	184/714	5311/28555	6.90336e-06	5	184	0.000674612	86.0, 210.0, 323.0, 467.0, 585.0, 595.0, 989.0, 1027.0, 1028.0, 1031.0, 1153.0, 1393.0, 1410.0, 1465.0, 1718.0, 2005.0, 2072.0, 2593.0, 2770.0, 2956.0, 3007.0, 3020.0, 3181.0, 3185.0, 3187.0, 3192.0, 3275.0, 3306.0, 3344.0, 3516.0, 3930.0, 4070.0, 4149.0, 4162.0, 4171.0, 4193.0, 4286.0, 4292.0, 4600.0, 4601.0, 4603.0, 4670.0, 4780.0, 4848.0, 4891.0, 4904.0, 4999.0, 5136.0, 5469.0, 5663.0, 5717.0,…
GO:0031902	CC	e	late endosome membrane	13/714	121/28555	1.10478e-05	6	13	0.000983519	950.0, 3916.0, 3920.0, 4864.0, 4891.0, 11342.0, 23555.0, 55016.0, 57406.0, 114883.0, 127829.0, 285195.0, 338382.0
GO:0035577	CC	e	azurophil granule membrane	9/714	57/28555	1.11827e-05	8	9	0.000983519	3916.0, 3920.0, 4126.0, 5663.0, 23200.0, 23385.0, 84061.0, 127829.0, 374395.0
GO:0043220	CC	e	Schmidt-Lanterman incisure	4/714	9/28555	4.41883e-05	2	4	0.00365971	4099.0, 22933.0, 83700.0, 400746.0
GO:0005768	CC	e	endosome	20/714	289/28555	4.57723e-05	7	20	0.00365971	624.0, 1027.0, 4218.0, 5298.0, 6609.0, 6642.0, 7405.0, 9363.0, 9897.0, 10617.0, 23325.0, 23621.0, 55016.0, 57020.0, 58533.0, 114876.0, 118442.0, 140545.0, 203228.0, 256227.0
GO:0043209	CC	e	myelin sheath	6/714	28/28555	5.63482e-05	2	6	0.00430941	4099.0, 5354.0, 22933.0, 57165.0, 57471.0, 256987.0
GO:0030496	CC	e	midbody	14/714	168/28555	8.95e-05	2	14	0.0065596	989.0, 2770.0, 2771.0, 3192.0, 4218.0, 5962.0, 7405.0, 9798.0, 9817.0, 11104.0, 22933.0, 25932.0, 54443.0, 127829.0
GO:0048471	CC	e	perinuclear region of cytoplasm	35/714	696/28555	0.000106471	2	35	0.00749132	333.0, 347.0, 991.0, 1203.0, 1267.0, 3688.0, 3916.0, 4864.0, 4891.0, 4939.0, 5298.0, 5663.0, 6272.0, 6275.0, 6285.0, 6293.0, 6696.0, 7018.0, 7039.0, 8087.0, 8301.0, 8898.0, 9043.0, 9341.0, 9768.0, 10544.0, 11011.0, 11226.0, 22933.0, 25780.0, 25932.0, 51673.0, 84944.0, 253832.0, 256987.0
GO:0005769	CC	e	early endosome	18/714	263/28555	0.000124265	8	18	0.00840704	4040.0, 4891.0, 6272.0, 7018.0, 7405.0, 8073.0, 8301.0, 8612.0, 9341.0, 9897.0, 10617.0, 23200.0, 23325.0, 23385.0, 23621.0, 57720.0, 92737.0, 222236.0
GO:0044291	CC	e	cell-cell contact zone	5/714	23/28555	0.00022308	5	5	0.0145333	9414.0, 25945.0, 83700.0, 93377.0, 199731.0
GO:0043025	CC	e	neuronal cell body	20/714	330/28555	0.000274079	3	20	0.017218	347.0, 3759.0, 3916.0, 4040.0, 4218.0, 5136.0, 5137.0, 5663.0, 6272.0, 6558.0, 8087.0, 8301.0, 8633.0, 9499.0, 9638.0, 9897.0, 23621.0, 57471.0, 60481.0, 92737.0
GO:1905103	CC	e	integral component of lysosomal membrane	3/714	7/28555	0.000505412	6	3	0.0306559	4864.0, 121260.0, 153129.0
GO:0005515	MF	e	protein binding	489/714	12369/28555	6.11192e-06	2	489	0.0263546	30.0, 86.0, 175.0, 323.0, 333.0, 347.0, 391.0, 467.0, 550.0, 585.0, 595.0, 624.0, 760.0, 831.0, 928.0, 950.0, 969.0, 989.0, 991.0, 1027.0, 1028.0, 1031.0, 1073.0, 1124.0, 1153.0, 1155.0, 1203.0, 1267.0, 1318.0, 1360.0, 1373.0, 1376.0, 1393.0, 1410.0, 1465.0, 1495.0, 1604.0, 1718.0, 1781.0, 1808.0, 1839.0, 1992.0, 2005.0, 2072.0, 2123.0, 2222.0, 2252.0, 2339.0, 2530.0, 2531.0, 2593.0, 2619.0, 2705…
GO:0042802	MF	e	identical protein binding	64/714	1460/28555	1.40706e-05	3	64	0.0303362	210.0, 333.0, 467.0, 847.0, 969.0, 989.0, 1410.0, 1495.0, 1808.0, 2072.0, 3187.0, 3192.0, 3759.0, 4040.0, 4149.0, 4193.0, 4233.0, 5010.0, 5860.0, 6275.0, 6285.0, 6422.0, 6457.0, 6566.0, 6642.0, 6652.0, 7171.0, 8878.0, 8898.0, 9043.0, 9788.0, 9817.0, 9943.0, 10042.0, 10212.0, 10215.0, 10436.0, 11011.0, 11153.0, 11340.0, 22903.0, 23184.0, 23344.0, 23438.0, 29899.0, 29970.0, 30833.0, 51228.0, 51429.…
GO:0004180	MF	e	carboxypeptidase activity	5/714	16/28555	3.34821e-05	5	5	0.0481249	1360.0, 2346.0, 10404.0, 55748.0, 84735.0
