## Supplementary material for "Genetic and environmental regulation of caudate nucleus transcriptome: insight into schizophrenia risk and the dopamine system": Data S7: GO_analysis_module_royalblue.xlsx

### Sheet: Sheet1
GO	NS	enrichment	name	ratio_in_study	ratio_in_pop	p_uncorrected	depth	study_count	p_fdr_bh	study_items
GO:0005654	CC	e	nucleoplasm	48/178	3789/28555	3.44438e-06	2	48	0.00605867	896.0, 997.0, 1487.0, 1616.0, 1874.0, 2063.0, 2101.0, 2873.0, 4282.0, 4795.0, 5531.0, 5585.0, 6209.0, 6794.0, 6895.0, 7329.0, 7343.0, 7376.0, 7392.0, 8971.0, 9361.0, 10572.0, 11047.0, 11316.0, 11338.0, 23464.0, 25920.0, 26145.0, 28991.0, 29844.0, 51070.0, 54512.0, 55695.0, 57794.0, 79050.0, 79228.0, 80097.0, 80764.0, 83743.0, 84148.0, 84232.0, 84304.0, 84939.0, 84971.0, 91582.0, 222229.0, 653784.…
GO:0005634	CC	e	nucleus	58/178	5311/28555	1.03845e-05	5	58	0.0091332	348.0, 896.0, 997.0, 1487.0, 1616.0, 2063.0, 2101.0, 4150.0, 4504.0, 4795.0, 5585.0, 5605.0, 6209.0, 6794.0, 7329.0, 7343.0, 7376.0, 7392.0, 8971.0, 9479.0, 11007.0, 11338.0, 23558.0, 25915.0, 26145.0, 28991.0, 29844.0, 51070.0, 51181.0, 51282.0, 51545.0, 54512.0, 56257.0, 56948.0, 57801.0, 60509.0, 64777.0, 79171.0, 79228.0, 79641.0, 79759.0, 79763.0, 80764.0, 83743.0, 84148.0, 84232.0, 84309.0,…
GO:0005730	CC	e	nucleolus	21/178	1183/28555	1.6499e-05	5	21	0.00967391	738.0, 1616.0, 7343.0, 8971.0, 9191.0, 54512.0, 55695.0, 79050.0, 83743.0, 84232.0, 91582.0, 222229.0, 339230.0, 677820.0, 677828.0, 677832.0, 677841.0, 692205.0, 692225.0, 100124536.0, 109617004.0
GO:0003723	MF	e	RNA binding	27/178	1384/28555	5.1183e-07	4	27	0.00220701	4150.0, 6158.0, 6182.0, 6209.0, 6624.0, 7329.0, 7343.0, 8971.0, 10922.0, 11338.0, 25920.0, 51070.0, 51073.0, 55695.0, 56257.0, 57794.0, 79002.0, 79050.0, 79171.0, 79228.0, 83743.0, 84309.0, 91582.0, 113000.0, 114984.0, 138428.0, 339230.0
GO:0005515	MF	e	protein binding	136/178	12369/28555	2.00646e-06	2	136	0.00432593	156.0, 348.0, 572.0, 738.0, 741.0, 896.0, 997.0, 1397.0, 1471.0, 1487.0, 1616.0, 1874.0, 2063.0, 2101.0, 2535.0, 2767.0, 2781.0, 2873.0, 4150.0, 4282.0, 4504.0, 4580.0, 4795.0, 4832.0, 5119.0, 5192.0, 5531.0, 5585.0, 5605.0, 5833.0, 6158.0, 6176.0, 6182.0, 6209.0, 6320.0, 6624.0, 6794.0, 6895.0, 6988.0, 7329.0, 7343.0, 7376.0, 7392.0, 8192.0, 8733.0, 9191.0, 9361.0, 9409.0, 9479.0, 9684.0, 10043.…
GO:0030295	MF	e	protein kinase activator activity	4/178	29/28555	3.06928e-05	5	4	0.0441158	1616.0, 4504.0, 6176.0, 6794.0
