## Supplementary material for "Genetic and environmental regulation of caudate nucleus transcriptome: insight into schizophrenia risk and the dopamine system": Data S7: GO_analysis_module_salmon.xlsx

### Sheet: Sheet1
GO	NS	enrichment	name	ratio_in_study	ratio_in_pop	p_uncorrected	depth	study_count	p_fdr_bh	study_items
GO:0043524	BP	e	negative regulation of neuron apoptotic process	11/353	128/28555	5.91853e-07	8	11	0.00400995	135.0, 2185.0, 2629.0, 3265.0, 3670.0, 4914.0, 6620.0, 11151.0, 23017.0, 80331.0, 128434.0
GO:0007399	BP	e	nervous system development	17/353	322/28555	6.51283e-07	4	17	0.00400995	1400.0, 1639.0, 2931.0, 5050.0, 8193.0, 8448.0, 8536.0, 8787.0, 8861.0, 9241.0, 9362.0, 10814.0, 25791.0, 51412.0, 57118.0, 79064.0, 80023.0
GO:0098978	CC	e	glutamatergic synapse	24/353	302/28555	2.65838e-07	4	24	0.000467608	135.0, 375.0, 2185.0, 3208.0, 3265.0, 5575.0, 5590.0, 6511.0, 6804.0, 8536.0, 8775.0, 8787.0, 10368.0, 10636.0, 10814.0, 11151.0, 50632.0, 57617.0, 57689.0, 64101.0, 64840.0, 79012.0, 84152.0, 347730.0
GO:0005739	CC	e	mitochondrion	42/353	1285/28555	7.70993e-07	5	42	0.000535753	823.0, 1149.0, 2810.0, 2931.0, 3035.0, 3421.0, 4191.0, 4723.0, 4967.0, 5518.0, 7390.0, 10131.0, 10452.0, 10573.0, 10667.0, 10849.0, 11332.0, 22907.0, 23395.0, 23410.0, 23761.0, 25953.0, 27165.0, 27349.0, 28960.0, 51004.0, 51102.0, 51116.0, 51295.0, 55735.0, 55753.0, 65009.0, 65083.0, 80331.0, 81570.0, 83636.0, 84303.0, 92609.0, 150763.0, 192111.0, 400916.0, 548596.0
GO:0043025	CC	e	neuronal cell body	17/353	330/28555	9.13734e-07	3	17	0.000535753	135.0, 1152.0, 1639.0, 1917.0, 2185.0, 2931.0, 4914.0, 5153.0, 5372.0, 5664.0, 5798.0, 6620.0, 9312.0, 10300.0, 23154.0, 80023.0, 84152.0
GO:0043005	CC	e	neuron projection	16/353	319/28555	2.69966e-06	4	16	0.000730823	375.0, 794.0, 816.0, 1141.0, 1639.0, 2563.0, 4987.0, 6804.0, 7732.0, 8448.0, 10235.0, 10645.0, 23025.0, 55964.0, 80023.0, 85300.0
GO:0005829	CC	e	cytosol	104/353	5207/28555	2.88896e-06	2	104	0.000730823	162.0, 271.0, 327.0, 375.0, 766.0, 794.0, 816.0, 823.0, 1149.0, 1152.0, 1212.0, 1381.0, 1382.0, 1400.0, 1408.0, 1639.0, 2039.0, 2185.0, 2193.0, 2582.0, 2783.0, 2810.0, 2869.0, 2931.0, 3035.0, 3208.0, 3265.0, 3706.0, 3795.0, 4723.0, 5050.0, 5153.0, 5261.0, 5372.0, 5518.0, 5526.0, 5536.0, 5575.0, 5590.0, 5875.0, 5905.0, 5950.0, 6618.0, 6620.0, 6804.0, 7083.0, 7264.0, 7283.0, 7390.0, 7407.0, 8536.0,…
GO:0005737	CC	e	cytoplasm	95/353	4659/28555	2.90665e-06	2	95	0.000730823	375.0, 381.0, 808.0, 816.0, 823.0, 1149.0, 1382.0, 1408.0, 1639.0, 1844.0, 1917.0, 2185.0, 2193.0, 2550.0, 2783.0, 2869.0, 2931.0, 3035.0, 3208.0, 3265.0, 3670.0, 3706.0, 3795.0, 4191.0, 4826.0, 5050.0, 5155.0, 5502.0, 5518.0, 5526.0, 5590.0, 5875.0, 5905.0, 6620.0, 7280.0, 7283.0, 7732.0, 8193.0, 8787.0, 8841.0, 9764.0, 9807.0, 9921.0, 10296.0, 10300.0, 10309.0, 10409.0, 10636.0, 10667.0, 11151.…
GO:0043204	CC	e	perikaryon	11/353	151/28555	3.03423e-06	2	11	0.000730823	778.0, 1400.0, 3208.0, 5536.0, 5798.0, 6324.0, 7732.0, 9312.0, 9362.0, 10814.0, 23154.0
GO:0030425	CC	e	dendrite	18/353	403/28555	3.32381e-06	5	18	0.000730823	135.0, 794.0, 1152.0, 2185.0, 2550.0, 4914.0, 5518.0, 5905.0, 7070.0, 9312.0, 9362.0, 10368.0, 10636.0, 10814.0, 23154.0, 54550.0, 85300.0, 375323.0
GO:0030426	CC	e	growth cone	10/353	136/28555	7.86458e-06	3	10	0.00153709	808.0, 1400.0, 2185.0, 5664.0, 7070.0, 10300.0, 10409.0, 25791.0, 85300.0, 347730.0
GO:0045202	CC	e	synapse	17/353	393/28555	9.45149e-06	3	17	0.00166252	794.0, 816.0, 1141.0, 1325.0, 1816.0, 1917.0, 1960.0, 2563.0, 3062.0, 4852.0, 5798.0, 9362.0, 10235.0, 30819.0, 64130.0, 85300.0, 116225.0
GO:0030672	CC	e	synaptic vesicle membrane	7/353	71/28555	2.80429e-05	8	7	0.00448431	808.0, 1212.0, 5799.0, 9143.0, 23025.0, 112476.0, 192683.0
GO:0005794	CC	e	Golgi apparatus	28/353	985/28555	4.72295e-05	5	28	0.00692306	162.0, 381.0, 955.0, 2137.0, 2629.0, 2801.0, 3265.0, 4043.0, 4852.0, 5664.0, 5798.0, 6511.0, 7425.0, 8841.0, 9215.0, 9435.0, 10423.0, 23017.0, 51004.0, 54814.0, 57410.0, 57414.0, 79039.0, 80331.0, 85019.0, 126792.0, 340061.0, 376267.0
GO:0005622	CC	e	intracellular anatomical structure	6/353	54/28555	5.35799e-05	2	6	0.00724977	8536.0, 22907.0, 54212.0, 57118.0, 79012.0, 139728.0
GO:0016020	CC	e	membrane	47/353	2115/28555	8.74106e-05	2	47	0.0109825	53.0, 135.0, 823.0, 955.0, 1639.0, 2193.0, 2319.0, 2783.0, 4191.0, 5050.0, 5195.0, 5518.0, 5590.0, 5664.0, 6511.0, 8775.0, 9362.0, 10131.0, 10300.0, 10423.0, 10844.0, 11151.0, 23154.0, 23644.0, 23659.0, 25789.0, 25791.0, 25953.0, 50651.0, 51428.0, 54814.0, 55324.0, 56478.0, 57410.0, 57689.0, 64210.0, 64840.0, 66005.0, 79039.0, 79065.0, 79803.0, 80331.0, 83862.0, 89801.0, 112476.0, 126792.0, 37532…
GO:0061617	CC	e	MICOS complex	3/353	9/28555	0.000148892	4	3	0.0174601	55735.0, 84303.0, 400916.0
GO:0005819	CC	e	spindle	8/353	125/28555	0.000168968	5	8	0.018576	1400.0, 1639.0, 7283.0, 10296.0, 10300.0, 10636.0, 57805.0, 64210.0
GO:0098685	CC	e	Schaffer collateral - CA1 synapse	6/353	67/28555	0.000180949	4	6	0.0187229	2550.0, 5575.0, 5590.0, 10368.0, 57689.0, 64101.0
GO:0005768	CC	e	endosome	12/353	289/28555	0.000280626	7	12	0.0260105	2319.0, 4043.0, 5590.0, 5798.0, 7732.0, 9362.0, 50632.0, 57617.0, 79065.0, 112936.0, 340061.0, 376267.0
GO:0005886	CC	e	plasma membrane	81/353	4459/28555	0.000280955	3	81	0.0260105	135.0, 375.0, 381.0, 778.0, 808.0, 823.0, 925.0, 955.0, 1141.0, 1212.0, 1816.0, 2039.0, 2161.0, 2319.0, 2550.0, 2783.0, 2869.0, 3036.0, 3062.0, 3265.0, 4043.0, 4868.0, 4914.0, 4987.0, 5536.0, 5575.0, 5590.0, 5664.0, 5798.0, 5799.0, 5875.0, 6324.0, 6511.0, 6786.0, 6804.0, 7070.0, 7200.0, 8775.0, 8787.0, 8841.0, 8853.0, 9312.0, 9362.0, 9399.0, 9427.0, 10235.0, 10300.0, 10368.0, 10409.0, 10423.0, 10…
GO:0000139	CC	e	Golgi membrane	19/353	621/28555	0.000302013	5	19	0.026562	135.0, 162.0, 375.0, 955.0, 2801.0, 3265.0, 4914.0, 5155.0, 5664.0, 8775.0, 9215.0, 9435.0, 23646.0, 25789.0, 54814.0, 57414.0, 92979.0, 126792.0, 192683.0
GO:0098793	CC	e	presynapse	7/353	106/28555	0.000355493	2	7	0.0289877	8775.0, 55964.0, 57617.0, 64130.0, 85300.0, 112476.0, 116841.0
GO:0005802	CC	e	trans-Golgi network	9/353	176/28555	0.000362552	4	9	0.0289877	375.0, 1212.0, 2629.0, 7260.0, 9435.0, 66005.0, 79065.0, 79094.0, 92979.0
GO:0070033	CC	e	synaptobrevin 2-SNAP-25-syntaxin-1a-complexin II complex	2/353	3/28555	0.000453436	4	2	0.034678	6804.0, 10814.0
GO:0005634	CC	e	nucleus	92/353	5311/28555	0.000547797	5	92	0.040149	794.0, 808.0, 1149.0, 1152.0, 1382.0, 1400.0, 1408.0, 1639.0, 1844.0, 1960.0, 2185.0, 2810.0, 2931.0, 2962.0, 3670.0, 3706.0, 4191.0, 4665.0, 4967.0, 5089.0, 5195.0, 5518.0, 5526.0, 5536.0, 5664.0, 5763.0, 5798.0, 6618.0, 6829.0, 7008.0, 7200.0, 7280.0, 7283.0, 7732.0, 8536.0, 8787.0, 8841.0, 8861.0, 9807.0, 9921.0, 10296.0, 10300.0, 10309.0, 10336.0, 10409.0, 10636.0, 10814.0, 23410.0, 23552.0, …
GO:0004683	MF	e	calmodulin-dependent protein kinase activity	9/353	22/28555	2.15963e-07	7	9	0.000931232	816.0, 2185.0, 3706.0, 8536.0, 10645.0, 57118.0, 79012.0, 84254.0, 139728.0
GO:0005515	MF	e	protein binding	245/353	12369/28555	3.96793e-06	2	245	0.00855485	53.0, 135.0, 162.0, 271.0, 327.0, 375.0, 381.0, 808.0, 816.0, 823.0, 925.0, 1141.0, 1152.0, 1212.0, 1381.0, 1382.0, 1400.0, 1408.0, 1534.0, 1639.0, 1816.0, 1844.0, 1917.0, 2039.0, 2137.0, 2161.0, 2185.0, 2193.0, 2319.0, 2550.0, 2563.0, 2629.0, 2783.0, 2801.0, 2810.0, 2869.0, 2931.0, 2962.0, 3036.0, 3062.0, 3208.0, 3265.0, 3421.0, 3670.0, 3795.0, 3914.0, 4043.0, 4665.0, 4723.0, 4852.0, 4868.0, 491…
GO:0005516	MF	e	calmodulin binding	12/353	198/28555	7.3051e-06	3	12	0.0104999	816.0, 3706.0, 5153.0, 5261.0, 8536.0, 10645.0, 23025.0, 57118.0, 79012.0, 84254.0, 139728.0, 157922.0
GO:0044877	MF	e	protein-containing complex binding	15/353	341/28555	2.60092e-05	2	15	0.0280379	135.0, 2185.0, 2783.0, 3265.0, 3914.0, 5050.0, 5536.0, 5590.0, 5950.0, 6804.0, 8775.0, 50632.0, 57504.0, 192111.0, 192683.0
GO:0003924	MF	e	GTPase activity	14/353	318/28555	4.77106e-05	7	14	0.0411456	375.0, 381.0, 1917.0, 2783.0, 3265.0, 7280.0, 7283.0, 7732.0, 8787.0, 10636.0, 27289.0, 55964.0, 148252.0, 376267.0
