## Supplementary material for "Genetic and environmental regulation of caudate nucleus transcriptome: insight into schizophrenia risk and the dopamine system": Data S7: GO_analysis_module_tan.xlsx

### Sheet: Sheet1
GO	NS	enrichment	name	ratio_in_study	ratio_in_pop	p_uncorrected	depth	study_count	p_fdr_bh	study_items
GO:2000311	BP	e	regulation of AMPA receptor activity	6/358	22/28555	2.34552e-07	9	6	0.00288827	22941.0, 50944.0, 57555.0, 59284.0, 80863.0, 729956.0
GO:0006468	BP	e	protein phosphorylation	21/358	456/28555	1.55645e-06	7	21	0.00958304	994.0, 5566.0, 5914.0, 7204.0, 7786.0, 8408.0, 9020.0, 9024.0, 10290.0, 10461.0, 22983.0, 53632.0, 65268.0, 80863.0, 83694.0, 84033.0, 84630.0, 114783.0, 140901.0, 157285.0, 221938.0
GO:0030425	CC	e	dendrite	24/358	403/28555	9.8401e-07	5	24	0.000974424	547.0, 575.0, 1762.0, 2002.0, 2775.0, 2901.0, 3362.0, 4137.0, 6533.0, 8927.0, 9572.0, 11255.0, 22983.0, 23098.0, 23373.0, 26504.0, 50944.0, 57125.0, 57549.0, 57706.0, 79414.0, 85442.0, 114088.0, 114783.0
GO:0043025	CC	e	neuronal cell body	18/358	330/28555	1.10793e-06	3	18	0.000974424	547.0, 773.0, 2002.0, 3054.0, 4137.0, 6533.0, 22941.0, 22983.0, 23373.0, 26504.0, 55238.0, 57125.0, 57706.0, 57731.0, 59284.0, 83999.0, 84630.0, 85442.0
GO:0005654	CC	e	nucleoplasm	83/358	3789/28555	3.01065e-06	2	83	0.000986099	863.0, 994.0, 1801.0, 2002.0, 2802.0, 2901.0, 3054.0, 3508.0, 3607.0, 4204.0, 4298.0, 4773.0, 4862.0, 5141.0, 5566.0, 5598.0, 5606.0, 5914.0, 6497.0, 6597.0, 6878.0, 7015.0, 7186.0, 7703.0, 7916.0, 8038.0, 8178.0, 8189.0, 8566.0, 9020.0, 9260.0, 9572.0, 9687.0, 9711.0, 9825.0, 9883.0, 9909.0, 10046.0, 10458.0, 10514.0, 10579.0, 10743.0, 23005.0, 23038.0, 23152.0, 23175.0, 23309.0, 23368.0, 23373.…
GO:0005886	CC	e	plasma membrane	98/358	4459/28555	3.21321e-06	3	98	0.000986099	432.0, 575.0, 773.0, 949.0, 1609.0, 1838.0, 1951.0, 1952.0, 2046.0, 2686.0, 2775.0, 2826.0, 2901.0, 2906.0, 2914.0, 3362.0, 3675.0, 3714.0, 3748.0, 4137.0, 4326.0, 5032.0, 5045.0, 5141.0, 6533.0, 6540.0, 6553.0, 6573.0, 7015.0, 7036.0, 7226.0, 7375.0, 7433.0, 7786.0, 7916.0, 8038.0, 8189.0, 8831.0, 8907.0, 8913.0, 9080.0, 9132.0, 9379.0, 9478.0, 9721.0, 10188.0, 10347.0, 10458.0, 10461.0, 10579.0…
GO:0005829	CC	e	cytosol	109/358	5207/28555	3.34555e-06	2	109	0.000986099	547.0, 994.0, 1609.0, 1801.0, 1850.0, 2245.0, 2802.0, 2889.0, 4137.0, 4204.0, 4298.0, 4524.0, 4773.0, 4862.0, 5116.0, 5141.0, 5143.0, 5566.0, 5598.0, 5606.0, 5914.0, 6799.0, 6878.0, 7015.0, 7186.0, 7204.0, 7375.0, 7786.0, 7916.0, 8178.0, 8189.0, 8408.0, 8497.0, 8566.0, 8831.0, 8907.0, 9020.0, 9256.0, 9260.0, 9711.0, 9811.0, 9826.0, 9909.0, 9919.0, 10188.0, 10458.0, 10579.0, 22941.0, 23038.0, 2309…
GO:0016604	CC	e	nuclear body	16/358	320/28555	3.36361e-06	2	16	0.000986099	3508.0, 6497.0, 7703.0, 8178.0, 8189.0, 9572.0, 10046.0, 23373.0, 26040.0, 57455.0, 83482.0, 84033.0, 84256.0, 140901.0, 261734.0, 345222.0
GO:0005737	CC	e	cytoplasm	93/358	4659/28555	5.01164e-06	2	93	0.00125935	773.0, 949.0, 994.0, 1609.0, 1838.0, 1850.0, 1952.0, 2245.0, 2889.0, 3054.0, 3508.0, 4137.0, 4773.0, 4858.0, 5566.0, 5598.0, 5914.0, 6497.0, 6799.0, 7375.0, 7786.0, 8189.0, 8408.0, 8913.0, 9024.0, 9253.0, 9256.0, 9572.0, 9825.0, 9826.0, 10188.0, 10458.0, 10461.0, 10514.0, 10579.0, 10743.0, 22983.0, 23005.0, 23038.0, 23096.0, 23098.0, 23170.0, 23175.0, 23255.0, 23309.0, 23368.0, 23373.0, 23567.0, …
GO:0030424	CC	e	axon	15/358	300/28555	6.7985e-06	5	15	0.00149482	547.0, 3508.0, 3645.0, 3748.0, 4137.0, 8408.0, 8927.0, 22859.0, 22983.0, 23098.0, 55238.0, 57449.0, 57549.0, 79414.0, 114783.0
GO:0014069	CC	e	postsynaptic density	13/358	237/28555	1.04693e-05	4	13	0.00204617	575.0, 8831.0, 8927.0, 9478.0, 9922.0, 22859.0, 22941.0, 23373.0, 29904.0, 50944.0, 53335.0, 440073.0, 729956.0
GO:0030426	CC	e	growth cone	9/358	136/28555	5.73055e-05	3	9	0.01008	3508.0, 4137.0, 7786.0, 22859.0, 22941.0, 26053.0, 27124.0, 81544.0, 116983.0
GO:0099061	CC	e	integral component of postsynaptic density membrane	5/358	47/28555	0.000299877	8	5	0.047953	2901.0, 57497.0, 57622.0, 59284.0, 79414.0
GO:0005891	CC	e	voltage-gated calcium channel complex	4/358	27/28555	0.000339414	7	4	0.0497525	773.0, 8911.0, 8913.0, 59284.0
GO:0046872	MF	e	metal ion binding	60/358	2303/28555	1.86884e-06	4	60	0.00694251	432.0, 773.0, 863.0, 1609.0, 2245.0, 2775.0, 3268.0, 3675.0, 4862.0, 5045.0, 5141.0, 5143.0, 7015.0, 7375.0, 7629.0, 7701.0, 7703.0, 7776.0, 8038.0, 8927.0, 9260.0, 9379.0, 9658.0, 10188.0, 10417.0, 10743.0, 22838.0, 22901.0, 23113.0, 26038.0, 51341.0, 53335.0, 54476.0, 57452.0, 57473.0, 57623.0, 57732.0, 58525.0, 63925.0, 64411.0, 83482.0, 84033.0, 84133.0, 84256.0, 84905.0, 84937.0, 92595.0, 11…
GO:0005515	MF	e	protein binding	213/358	12369/28555	3.52597e-06	2	213	0.00694251	432.0, 547.0, 575.0, 773.0, 863.0, 949.0, 994.0, 1609.0, 1801.0, 1838.0, 1951.0, 2002.0, 2686.0, 2775.0, 2802.0, 2826.0, 2889.0, 2906.0, 3054.0, 3362.0, 3508.0, 3607.0, 3645.0, 3675.0, 3714.0, 4137.0, 4204.0, 4298.0, 4773.0, 4862.0, 5045.0, 5116.0, 5141.0, 5566.0, 5598.0, 5606.0, 5914.0, 6496.0, 6497.0, 6597.0, 6799.0, 6878.0, 7015.0, 7036.0, 7186.0, 7204.0, 7375.0, 7433.0, 7629.0, 7703.0, 7776.0…
GO:0017124	MF	e	SH3 domain binding	10/358	127/28555	4.83013e-06	4	10	0.00694251	2889.0, 2901.0, 4137.0, 8038.0, 8831.0, 22941.0, 27124.0, 50944.0, 51466.0, 57706.0
GO:0005524	MF	e	ATP binding	39/358	1458/28555	8.95863e-06	8	39	0.0096574	547.0, 1609.0, 2046.0, 3508.0, 3645.0, 5566.0, 5598.0, 5606.0, 6597.0, 7204.0, 7786.0, 8408.0, 8566.0, 9020.0, 9024.0, 10188.0, 10290.0, 10347.0, 10461.0, 22983.0, 23113.0, 23170.0, 23396.0, 23457.0, 26038.0, 29904.0, 53632.0, 57198.0, 65268.0, 65985.0, 83694.0, 84033.0, 84630.0, 113220.0, 114783.0, 138429.0, 140901.0, 284656.0, 388228.0
GO:0106311	MF	e	protein threonine kinase activity	13/358	248/28555	1.69497e-05	7	13	0.0127092	7204.0, 8408.0, 9024.0, 10188.0, 10290.0, 22983.0, 65268.0, 83694.0, 84033.0, 84630.0, 114783.0, 140901.0, 388228.0
GO:0106310	MF	e	protein serine kinase activity	13/358	249/28555	1.76844e-05	7	13	0.0127092	7204.0, 8408.0, 9024.0, 10188.0, 10290.0, 22983.0, 65268.0, 83694.0, 84033.0, 84630.0, 114783.0, 140901.0, 388228.0
GO:0005085	MF	e	guanyl-nucleotide exchange factor activity	11/358	196/28555	4.04993e-05	5	11	0.0249476	2245.0, 2889.0, 7204.0, 9826.0, 9909.0, 9922.0, 23096.0, 51195.0, 57706.0, 84033.0, 440193.0
