## Supplementary material for "Genetic and environmental regulation of caudate nucleus transcriptome: insight into schizophrenia risk and the dopamine system": Data S7: GO_analysis_module_turquoise.xlsx

### Sheet: Sheet1
GO	NS	enrichment	name	ratio_in_study	ratio_in_pop	p_uncorrected	depth	study_count	p_fdr_bh	study_items
GO:0007156	BP	e	homophilic cell adhesion via plasma membrane adhesion molecules	22/1165	166/28555	1.1935e-06	5	22	0.0146968	1001.0, 1826.0, 9708.0, 9752.0, 54660.0, 54825.0, 56121.0, 56123.0, 56124.0, 56125.0, 56127.0, 56128.0, 56129.0, 56130.0, 56136.0, 56137.0, 56138.0, 56140.0, 56141.0, 56143.0, 56146.0, 222256.0
GO:0006357	BP	e	regulation of transcription by RNA polymerase II	106/1165	1606/28555	3.47577e-06	10	106	0.0214003	463.0, 2100.0, 2649.0, 4086.0, 4661.0, 5316.0, 5325.0, 5326.0, 5451.0, 5462.0, 5994.0, 6894.0, 7181.0, 7554.0, 7565.0, 7568.0, 7569.0, 7571.0, 7574.0, 7597.0, 7617.0, 7620.0, 7627.0, 7638.0, 7652.0, 7692.0, 9310.0, 9668.0, 10725.0, 10793.0, 10794.0, 22992.0, 23099.0, 23119.0, 23389.0, 23619.0, 26152.0, 29841.0, 51351.0, 51710.0, 54807.0, 55713.0, 55758.0, 55769.0, 57167.0, 57492.0, 57862.0, 59269…
GO:0097711	BP	e	ciliary basal body-plasma membrane docking	15/1165	95/28555	6.83057e-06	5	15	0.0280372	4867.0, 5347.0, 7840.0, 9814.0, 11116.0, 11190.0, 22995.0, 26005.0, 54806.0, 55835.0, 79441.0, 79600.0, 80184.0, 91147.0, 347240.0
GO:0050910	BP	e	detection of mechanical stimulus involved in sensory perception of sound	6/1165	14/28555	1.03113e-05	6	6	0.0317434	1301.0, 57053.0, 84059.0, 117532.0, 161497.0, 494513.0
GO:0005814	CC	e	centriole	26/1165	140/28555	1.09703e-06	5	26	0.00192968	5347.0, 7840.0, 9786.0, 9814.0, 10198.0, 10426.0, 10841.0, 11116.0, 11158.0, 11190.0, 22995.0, 25914.0, 26005.0, 51199.0, 54806.0, 54875.0, 55835.0, 57489.0, 80184.0, 85459.0, 134359.0, 140290.0, 145508.0, 283726.0, 284001.0, 347240.0
GO:0070062	CC	p	extracellular exosome	44/1165	2170/28555	4.33914e-06	6	44	0.00381628	1.0, 471.0, 1056.0, 2037.0, 2784.0, 3263.0, 3373.0, 3700.0, 3818.0, 4363.0, 4703.0, 4835.0, 6521.0, 6559.0, 6584.0, 7148.0, 7273.0, 7335.0, 7448.0, 8029.0, 8483.0, 8972.0, 9390.0, 9555.0, 10058.0, 10841.0, 11190.0, 23491.0, 27161.0, 51168.0, 51206.0, 54825.0, 54875.0, 55777.0, 55930.0, 64284.0, 79612.0, 79875.0, 80336.0, 84059.0, 342372.0, 406911.0, 653269.0, 100499483.0
GO:0005829	CC	p	cytosol	157/1165	5207/28555	1.64503e-05	2	157	0.00964537	246.0, 471.0, 582.0, 636.0, 1060.0, 1608.0, 1677.0, 2037.0, 2592.0, 2784.0, 3083.0, 3364.0, 3846.0, 4086.0, 4143.0, 4297.0, 4661.0, 4703.0, 4835.0, 4867.0, 5016.0, 5256.0, 5347.0, 5373.0, 5462.0, 5587.0, 5771.0, 5922.0, 5930.0, 6173.0, 6314.0, 6559.0, 6584.0, 6654.0, 7273.0, 7327.0, 7335.0, 7378.0, 7706.0, 7840.0, 8028.0, 8029.0, 8394.0, 8557.0, 8621.0, 8718.0, 8726.0, 9113.0, 9611.0, 9722.0, 973…
GO:0005886	CC	p	plasma membrane	132/1165	4459/28555	2.53066e-05	3	132	0.0111286	246.0, 314.0, 343.0, 471.0, 1001.0, 1241.0, 1394.0, 1608.0, 1826.0, 2037.0, 2038.0, 2784.0, 2859.0, 2912.0, 3038.0, 3455.0, 3480.0, 3694.0, 3782.0, 3783.0, 3818.0, 3824.0, 4157.0, 4363.0, 4486.0, 5021.0, 5067.0, 5256.0, 5587.0, 5729.0, 5771.0, 6173.0, 6263.0, 6521.0, 6559.0, 6580.0, 6584.0, 6654.0, 6833.0, 7292.0, 8029.0, 8292.0, 8394.0, 8515.0, 8639.0, 8643.0, 8718.0, 8748.0, 8972.0, 9057.0, 939…
GO:0016020	CC	p	membrane	54/1165	2115/28555	0.000122984	2	54	0.0432657	246.0, 471.0, 540.0, 636.0, 1608.0, 1826.0, 2277.0, 3480.0, 4017.0, 4253.0, 4363.0, 4867.0, 5957.0, 6559.0, 6580.0, 6833.0, 6991.0, 8029.0, 8906.0, 9611.0, 9782.0, 9931.0, 10198.0, 10426.0, 10864.0, 23195.0, 23215.0, 23352.0, 27161.0, 29929.0, 50624.0, 51151.0, 51366.0, 54464.0, 54956.0, 55215.0, 55226.0, 55501.0, 56413.0, 57053.0, 57696.0, 79600.0, 80184.0, 81846.0, 84059.0, 84766.0, 152518.0, 1…
GO:0000981	MF	e	DNA-binding transcription factor activity, RNA polymerase II-specific	86/1165	1246/28555	4.70791e-06	3	86	0.00960926	463.0, 2100.0, 2649.0, 4086.0, 4661.0, 5316.0, 5326.0, 5451.0, 5462.0, 7181.0, 7554.0, 7565.0, 7568.0, 7569.0, 7571.0, 7574.0, 7617.0, 7620.0, 7627.0, 7638.0, 7692.0, 7700.0, 8856.0, 9310.0, 9668.0, 9889.0, 10725.0, 10793.0, 10794.0, 23099.0, 23619.0, 26152.0, 29841.0, 51351.0, 51710.0, 54807.0, 55713.0, 55769.0, 57167.0, 59269.0, 64864.0, 79027.0, 79175.0, 79744.0, 79776.0, 79923.0, 80714.0, 835…
GO:0046872	MF	e	metal ion binding	139/1165	2303/28555	6.11235e-06	4	139	0.00960926	1301.0, 1788.0, 2073.0, 2140.0, 3263.0, 4086.0, 4143.0, 4216.0, 5325.0, 5326.0, 5373.0, 5587.0, 5891.0, 5922.0, 5980.0, 7565.0, 7568.0, 7569.0, 7571.0, 7574.0, 7597.0, 7617.0, 7620.0, 7627.0, 7638.0, 7652.0, 7692.0, 7700.0, 7706.0, 8028.0, 8438.0, 8515.0, 8702.0, 8748.0, 9310.0, 9668.0, 9692.0, 9781.0, 9815.0, 9889.0, 9931.0, 9941.0, 10293.0, 10793.0, 10794.0, 11044.0, 22847.0, 22944.0, 23049.0, …
GO:0033038	MF	e	bitter taste receptor activity	7/1165	20/28555	8.97582e-06	5	7	0.00967594	50831.0, 50832.0, 50838.0, 50839.0, 54429.0, 259292.0, 259296.0
GO:0005515	MF	p	protein binding	416/1165	12369/28555	6.68548e-06	2	416	0.00960926	212.0, 246.0, 314.0, 343.0, 463.0, 473.0, 540.0, 582.0, 636.0, 1056.0, 1060.0, 1394.0, 1415.0, 1417.0, 1513.0, 1677.0, 1788.0, 1826.0, 2037.0, 2038.0, 2073.0, 2100.0, 2140.0, 2175.0, 2201.0, 2277.0, 2592.0, 2784.0, 2912.0, 2968.0, 3038.0, 3070.0, 3083.0, 3263.0, 3364.0, 3455.0, 3480.0, 3623.0, 3694.0, 3700.0, 3783.0, 3818.0, 3824.0, 3846.0, 4017.0, 4086.0, 4143.0, 4157.0, 4216.0, 4253.0, 4297.0, …
