## Supplementary material for "Genetic and environmental regulation of caudate nucleus transcriptome: insight into schizophrenia risk and the dopamine system": Data S7: GO_analysis_module_yellow.xlsx

### Sheet: Sheet1
GO	NS	enrichment	name	ratio_in_study	ratio_in_pop	p_uncorrected	depth	study_count	p_fdr_bh	study_items
GO:0007156	BP	e	homophilic cell adhesion via plasma membrane adhesion molecules	24/1139	166/28555	8.22583e-07	5	24	0.00324143	5310.0, 8641.0, 8642.0, 23363.0, 23654.0, 26025.0, 54538.0, 56100.0, 56101.0, 56102.0, 56103.0, 56104.0, 56105.0, 56106.0, 56107.0, 56108.0, 56109.0, 56110.0, 56111.0, 56112.0, 56113.0, 57453.0, 65217.0, 91156.0
GO:0006281	BP	e	DNA repair	28/1139	221/28555	8.9746e-07	7	28	0.00324143	1025.0, 1137.0, 1454.0, 1663.0, 2176.0, 2189.0, 3978.0, 5883.0, 5976.0, 7517.0, 9400.0, 11219.0, 11284.0, 22897.0, 51149.0, 51343.0, 51547.0, 51750.0, 54617.0, 65123.0, 79447.0, 80119.0, 83444.0, 83933.0, 84444.0, 84464.0, 84787.0, 126549.0
GO:0030198	BP	e	extracellular matrix organization	28/1139	251/28555	1.02183e-06	5	28	0.00324143	1277.0, 1278.0, 1285.0, 1286.0, 1289.0, 1291.0, 1294.0, 1297.0, 1302.0, 3339.0, 3679.0, 3909.0, 3911.0, 4320.0, 4811.0, 7373.0, 7837.0, 8174.0, 10319.0, 10585.0, 11093.0, 11173.0, 50509.0, 81794.0, 85301.0, 89932.0, 91522.0, 170691.0
GO:0045944	BP	e	positive regulation of transcription by RNA polymerase II	84/1139	1118/28555	2.30784e-06	11	84	0.00568375	326.0, 607.0, 1025.0, 1387.0, 1388.0, 1746.0, 1820.0, 1857.0, 2022.0, 2033.0, 2648.0, 2736.0, 2737.0, 3299.0, 3481.0, 3551.0, 4041.0, 4302.0, 4776.0, 4782.0, 4831.0, 4851.0, 4899.0, 5187.0, 5310.0, 5345.0, 5452.0, 5467.0, 5916.0, 6256.0, 6666.0, 6934.0, 7005.0, 7023.0, 7026.0, 7349.0, 7422.0, 7593.0, 8085.0, 9759.0, 9794.0, 9968.0, 10365.0, 10432.0, 10620.0, 22877.0, 23054.0, 23060.0, 23082.0, 23…
GO:0000122	BP	e	negative regulation of transcription by RNA polymerase II	65/1139	852/28555	2.90091e-06	11	65	0.00595363	1387.0, 1523.0, 1746.0, 1786.0, 1789.0, 1822.0, 2033.0, 2736.0, 2737.0, 3090.0, 3299.0, 3481.0, 3720.0, 4335.0, 4782.0, 4851.0, 4855.0, 5187.0, 5467.0, 5727.0, 5916.0, 6256.0, 6668.0, 6909.0, 6934.0, 7026.0, 7422.0, 7593.0, 7730.0, 7753.0, 8427.0, 8863.0, 9139.0, 9569.0, 9580.0, 9612.0, 9759.0, 9880.0, 10174.0, 10365.0, 11023.0, 11060.0, 50943.0, 51085.0, 51547.0, 51588.0, 54531.0, 55192.0, 57649…
GO:0006357	BP	e	regulation of transcription by RNA polymerase II	101/1139	1606/28555	7.07052e-06	10	101	0.0124381	1388.0, 1523.0, 1746.0, 1820.0, 1893.0, 2521.0, 2648.0, 2736.0, 2737.0, 2738.0, 3090.0, 3104.0, 3299.0, 4091.0, 4335.0, 4776.0, 4782.0, 4899.0, 5452.0, 5467.0, 5989.0, 6256.0, 6294.0, 6668.0, 6909.0, 6934.0, 7005.0, 7023.0, 7026.0, 7422.0, 7694.0, 7730.0, 7753.0, 8289.0, 8427.0, 9580.0, 9667.0, 9726.0, 9880.0, 9923.0, 9968.0, 10365.0, 10520.0, 10620.0, 10847.0, 11023.0, 22877.0, 22906.0, 23060.0,…
GO:0007507	BP	e	heart development	22/1139	192/28555	9.28756e-06	4	22	0.0142959	790.0, 2033.0, 2648.0, 2736.0, 2737.0, 2997.0, 4776.0, 4851.0, 5125.0, 5310.0, 5467.0, 5681.0, 6901.0, 9742.0, 9968.0, 23054.0, 23135.0, 56006.0, 57538.0, 64091.0, 161882.0, 284086.0
GO:0030199	BP	e	collagen fibril organization	10/1139	46/28555	1.0782e-05	6	10	0.0147521	1277.0, 1278.0, 1289.0, 1302.0, 1303.0, 4320.0, 5345.0, 7373.0, 7837.0, 50509.0
GO:1904837	BP	e	beta-catenin-TCF complex assembly	8/1139	29/28555	1.26949e-05	6	8	0.0156326	607.0, 1387.0, 2033.0, 6934.0, 7089.0, 8085.0, 83439.0, 283149.0
GO:0007275	BP	e	multicellular organism development	40/1139	484/28555	1.6848e-05	3	40	0.0182651	421.0, 649.0, 1523.0, 1663.0, 1911.0, 2050.0, 2264.0, 2314.0, 3090.0, 3481.0, 4007.0, 4320.0, 4335.0, 4957.0, 5118.0, 5159.0, 5361.0, 7469.0, 8312.0, 8425.0, 8527.0, 8642.0, 9569.0, 9904.0, 10585.0, 22994.0, 29948.0, 54535.0, 54971.0, 55558.0, 57593.0, 57758.0, 57828.0, 63977.0, 84073.0, 90060.0, 90993.0, 91978.0, 286128.0, 373863.0
GO:0003007	BP	e	heart morphogenesis	9/1139	39/28555	1.77993e-05	4	9	0.0182651	1289.0, 2050.0, 2316.0, 2548.0, 5727.0, 7422.0, 10454.0, 57178.0, 79933.0
GO:0045893	BP	e	positive regulation of transcription, DNA-templated	48/1139	633/28555	3.06682e-05	10	48	0.0290499	81.0, 326.0, 1277.0, 1387.0, 1857.0, 2033.0, 2521.0, 2648.0, 2736.0, 2737.0, 3104.0, 3551.0, 4041.0, 4831.0, 4851.0, 4855.0, 5371.0, 5467.0, 5609.0, 5715.0, 5727.0, 6256.0, 7023.0, 7026.0, 7041.0, 8289.0, 8312.0, 9757.0, 9759.0, 9968.0, 10365.0, 10847.0, 11030.0, 23054.0, 23090.0, 23476.0, 27005.0, 29998.0, 50943.0, 51085.0, 54971.0, 63976.0, 79081.0, 79364.0, 84289.0, 84662.0, 84838.0, 221937.0
GO:0002076	BP	e	osteoblast development	6/1139	17/28555	3.36821e-05	4	6	0.0290746	632.0, 2736.0, 4041.0, 5745.0, 9759.0, 91355.0
GO:0044648	BP	e	histone H3-K4 dimethylation	4/1139	6/28555	3.54165e-05	12	4	0.0290746	8085.0, 9739.0, 9757.0, 23067.0
GO:0007221	BP	e	positive regulation of transcription of Notch receptor target	6/1139	18/28555	4.88182e-05	12	6	0.0371975	1387.0, 2033.0, 4851.0, 4854.0, 4855.0, 9794.0
GO:0007155	BP	e	cell adhesion	39/1139	486/28555	5.13528e-05	2	39	0.0371975	421.0, 632.0, 1285.0, 1289.0, 1291.0, 1294.0, 1303.0, 1501.0, 2022.0, 2050.0, 3483.0, 3636.0, 3960.0, 4831.0, 5792.0, 7041.0, 8174.0, 8641.0, 9564.0, 10174.0, 11117.0, 23384.0, 25865.0, 26025.0, 56100.0, 56101.0, 56102.0, 56103.0, 56104.0, 56105.0, 56106.0, 56107.0, 56108.0, 56109.0, 56110.0, 56111.0, 56112.0, 56113.0, 65217.0
GO:0003192	BP	e	mitral valve formation	3/1139	3/28555	6.33032e-05	5	3	0.0410271	4851.0, 8642.0, 161882.0
GO:0061005	BP	e	cell differentiation involved in kidney development	3/1139	3/28555	6.33032e-05	4	3	0.0410271	2737.0, 5727.0, 84662.0
GO:0050911	BP	p	detection of chemical stimulus involved in sensory perception of smell	0/1139	403/28555	1.05293e-06	5	0	0.00324143
GO:0005788	CC	e	endoplasmic reticulum lumen	31/1139	299/28555	1.34848e-06	4	31	0.00121988	410.0, 632.0, 1277.0, 1278.0, 1285.0, 1286.0, 1289.0, 1291.0, 1294.0, 1297.0, 1302.0, 1303.0, 5589.0, 7373.0, 9563.0, 11093.0, 11173.0, 50509.0, 54982.0, 56975.0, 57104.0, 57333.0, 57642.0, 57719.0, 64175.0, 79087.0, 79642.0, 80020.0, 81567.0, 85301.0, 91522.0
GO:0062023	CC	e	collagen-containing extracellular matrix	37/1139	374/28555	1.38701e-06	4	37	0.00121988	1277.0, 1278.0, 1285.0, 1286.0, 1289.0, 1291.0, 1294.0, 1297.0, 1302.0, 1303.0, 1464.0, 1893.0, 3339.0, 3909.0, 3911.0, 3960.0, 4054.0, 4485.0, 4811.0, 5118.0, 5345.0, 5549.0, 7041.0, 7373.0, 7837.0, 8425.0, 9672.0, 11117.0, 50509.0, 57642.0, 64129.0, 64175.0, 81794.0, 84467.0, 85301.0, 91522.0, 127435.0
GO:0016607	CC	e	nuclear speck	44/1139	410/28555	2.412e-06	3	44	0.00141423	1198.0, 2736.0, 2737.0, 3299.0, 3636.0, 4776.0, 5681.0, 6625.0, 6915.0, 8106.0, 8175.0, 8859.0, 9739.0, 9759.0, 9794.0, 9904.0, 9907.0, 10432.0, 10454.0, 11176.0, 11273.0, 22985.0, 23067.0, 23254.0, 23524.0, 23774.0, 25766.0, 25776.0, 26993.0, 51329.0, 51533.0, 51547.0, 54540.0, 55898.0, 57602.0, 64344.0, 79595.0, 79933.0, 80230.0, 84164.0, 84662.0, 91647.0, 124245.0, 146705.0
GO:0005654	CC	e	nucleoplasm	248/1139	3789/28555	4.14491e-06	2	248	0.00182272	37.0, 208.0, 275.0, 607.0, 661.0, 790.0, 1025.0, 1186.0, 1198.0, 1387.0, 1454.0, 1464.0, 1523.0, 1663.0, 1786.0, 1789.0, 1819.0, 1820.0, 1822.0, 1911.0, 2033.0, 2176.0, 2189.0, 2314.0, 2521.0, 2646.0, 2648.0, 2736.0, 2737.0, 2872.0, 2972.0, 3090.0, 3710.0, 3720.0, 3978.0, 4091.0, 4123.0, 4335.0, 4641.0, 4782.0, 4796.0, 4851.0, 4854.0, 4855.0, 4899.0, 5187.0, 5361.0, 5371.0, 5426.0, 5452.0, 5467.0…
GO:0005829	CC	e	cytosol	281/1139	5207/28555	5.30022e-06	2	281	0.00183389	81.0, 95.0, 208.0, 435.0, 661.0, 790.0, 842.0, 883.0, 1454.0, 1523.0, 1760.0, 1819.0, 1820.0, 1857.0, 2027.0, 2033.0, 2050.0, 2176.0, 2189.0, 2310.0, 2314.0, 2316.0, 2580.0, 2622.0, 2646.0, 2736.0, 2737.0, 2875.0, 2997.0, 3039.0, 3040.0, 3551.0, 3636.0, 3960.0, 4091.0, 4123.0, 4215.0, 4343.0, 4621.0, 4636.0, 4641.0, 4776.0, 4831.0, 4849.0, 4851.0, 4854.0, 4855.0, 4899.0, 4957.0, 5187.0, 5207.0, 5…
GO:0005634	CC	e	nucleus	324/1139	5311/28555	6.25547e-06	5	324	0.00183389	81.0, 208.0, 326.0, 421.0, 790.0, 984.0, 1025.0, 1198.0, 1387.0, 1388.0, 1454.0, 1501.0, 1523.0, 1663.0, 1746.0, 1773.0, 1775.0, 1786.0, 1789.0, 1819.0, 1820.0, 1822.0, 1911.0, 2033.0, 2176.0, 2314.0, 2316.0, 2521.0, 2648.0, 2736.0, 2737.0, 2738.0, 2872.0, 2972.0, 3090.0, 3104.0, 3299.0, 3551.0, 3636.0, 3720.0, 3911.0, 3978.0, 4091.0, 4302.0, 4343.0, 4440.0, 4582.0, 4776.0, 4782.0, 4831.0, 4849.0…
GO:0005737	CC	e	cytoplasm	243/1139	4659/28555	9.43845e-06	2	243	0.00237175	81.0, 101.0, 290.0, 326.0, 421.0, 482.0, 632.0, 790.0, 842.0, 883.0, 984.0, 1277.0, 1387.0, 1454.0, 1501.0, 1564.0, 1663.0, 1727.0, 1757.0, 1775.0, 1819.0, 1822.0, 2121.0, 2176.0, 2314.0, 2316.0, 2580.0, 2646.0, 2737.0, 2872.0, 2997.0, 3551.0, 3710.0, 3978.0, 4007.0, 4091.0, 4440.0, 4641.0, 4796.0, 4831.0, 5159.0, 5187.0, 5310.0, 5335.0, 5339.0, 5371.0, 5452.0, 5609.0, 5715.0, 5745.0, 5916.0, 597…
GO:0031012	CC	e	extracellular matrix	25/1139	244/28555	1.68961e-05	3	25	0.00371504	1277.0, 1278.0, 1285.0, 1286.0, 1289.0, 1297.0, 1302.0, 1893.0, 3483.0, 4320.0, 5549.0, 7373.0, 7422.0, 8425.0, 10319.0, 11093.0, 11173.0, 50509.0, 81794.0, 84467.0, 85301.0, 89932.0, 91522.0, 170691.0, 340990.0
GO:0000123	CC	e	histone acetyltransferase complex	7/1139	24/28555	3.00517e-05	6	7	0.00587344	1387.0, 2033.0, 2648.0, 27154.0, 55683.0, 84289.0, 284058.0
GO:0035097	CC	e	histone methyltransferase complex	8/1139	34/28555	4.4974e-05	5	8	0.00791093	3720.0, 8085.0, 9739.0, 9757.0, 23030.0, 23054.0, 23067.0, 79447.0
GO:0005694	CC	e	chromosome	20/1139	190/28555	7.83148e-05	5	20	0.0125232	2033.0, 2648.0, 7753.0, 9400.0, 9904.0, 10785.0, 23067.0, 23774.0, 25895.0, 51608.0, 55661.0, 57654.0, 78994.0, 79813.0, 83642.0, 84289.0, 92822.0, 114785.0, 199990.0, 200424.0
GO:0043202	CC	e	lysosomal lumen	13/1139	94/28555	9.0864e-05	5	13	0.0133191	410.0, 1200.0, 1464.0, 2548.0, 2588.0, 3339.0, 3425.0, 5159.0, 5476.0, 5549.0, 6448.0, 9672.0, 81567.0
GO:0016020	CC	e	membrane	118/1139	2115/28555	0.000210256	2	118	0.0284493	112.0, 482.0, 790.0, 1025.0, 1137.0, 1186.0, 1198.0, 1291.0, 1727.0, 1815.0, 1819.0, 2027.0, 2316.0, 2548.0, 2580.0, 2736.0, 2997.0, 3039.0, 3040.0, 3710.0, 4641.0, 5125.0, 5159.0, 5331.0, 5339.0, 5476.0, 5725.0, 6311.0, 6339.0, 7051.0, 7297.0, 7422.0, 8174.0, 8218.0, 8260.0, 8310.0, 8641.0, 8642.0, 8897.0, 8904.0, 9088.0, 9159.0, 9567.0, 9612.0, 9672.0, 9704.0, 9780.0, 9904.0, 9968.0, 10319.0, 1…
GO:0097539	CC	e	ciliary transition fiber	4/1139	9/28555	0.000270116	2	4	0.0316756	4957.0, 22897.0, 84902.0, 85302.0
GO:0031095	CC	e	platelet dense tubular network membrane	4/1139	9/28555	0.000270116	5	4	0.0316756	487.0, 489.0, 3710.0, 10938.0
GO:0005604	CC	e	basement membrane	11/1139	83/28555	0.00045115	5	11	0.0475526	1285.0, 1286.0, 1289.0, 1294.0, 1297.0, 3339.0, 3909.0, 3911.0, 4811.0, 10319.0, 126147.0
GO:0005794	CC	e	Golgi apparatus	62/1139	985/28555	0.000459576	5	62	0.0475526	649.0, 1200.0, 1277.0, 1388.0, 1523.0, 2264.0, 2580.0, 2622.0, 3340.0, 3636.0, 4091.0, 5125.0, 5159.0, 5310.0, 5681.0, 5727.0, 6311.0, 8216.0, 9088.0, 10847.0, 11020.0, 23094.0, 23274.0, 23275.0, 23315.0, 23363.0, 25865.0, 26088.0, 26301.0, 27040.0, 29800.0, 51006.0, 51112.0, 51272.0, 51533.0, 54795.0, 54867.0, 55343.0, 55367.0, 55627.0, 55898.0, 56623.0, 56975.0, 63941.0, 64794.0, 79844.0, 84342…
GO:0030020	MF	e	extracellular matrix structural constituent conferring tensile strength	14/1139	41/28555	4.07073e-07	3	14	0.0011732	1277.0, 1278.0, 1285.0, 1286.0, 1289.0, 1291.0, 1294.0, 1297.0, 1302.0, 1303.0, 7373.0, 50509.0, 85301.0, 91522.0
GO:0005201	MF	e	extracellular matrix structural constituent	22/1139	137/28555	5.44154e-07	2	22	0.0011732	1277.0, 1278.0, 1285.0, 1286.0, 1289.0, 1297.0, 1302.0, 1893.0, 3909.0, 3911.0, 4811.0, 5118.0, 5549.0, 7373.0, 7837.0, 8425.0, 11117.0, 50509.0, 64129.0, 84467.0, 85301.0, 91522.0
GO:0003713	MF	e	transcription coactivator activity	26/1139	231/28555	2.07812e-06	3	26	0.00184627	81.0, 607.0, 1387.0, 2033.0, 2521.0, 2648.0, 4831.0, 4851.0, 5715.0, 7041.0, 8085.0, 8289.0, 9794.0, 9968.0, 10847.0, 11030.0, 23054.0, 23476.0, 27005.0, 29998.0, 57178.0, 57591.0, 63976.0, 79364.0, 84969.0, 283149.0
GO:0005524	MF	e	ATP binding	103/1139	1458/28555	2.56903e-06	8	103	0.00184627	112.0, 208.0, 487.0, 489.0, 790.0, 984.0, 1025.0, 1186.0, 1198.0, 1454.0, 1663.0, 1760.0, 2050.0, 2264.0, 2580.0, 2872.0, 3551.0, 3978.0, 4215.0, 4343.0, 4439.0, 4621.0, 4641.0, 4831.0, 4833.0, 5159.0, 5207.0, 5609.0, 5681.0, 5973.0, 5976.0, 6199.0, 6261.0, 6300.0, 6687.0, 6793.0, 7006.0, 7011.0, 7297.0, 7517.0, 7535.0, 8527.0, 8558.0, 8569.0, 8859.0, 9088.0, 9400.0, 9489.0, 9654.0, 9704.0, 10392…
GO:0005509	MF	e	calcium ion binding	58/1139	703/28555	3.18675e-06	5	58	0.00196304	81.0, 101.0, 410.0, 487.0, 632.0, 649.0, 1775.0, 3339.0, 3710.0, 4054.0, 4636.0, 4811.0, 4851.0, 4854.0, 4855.0, 5331.0, 5335.0, 5589.0, 6261.0, 8425.0, 8641.0, 8642.0, 8904.0, 9489.0, 9651.0, 10398.0, 10938.0, 11093.0, 22981.0, 26025.0, 30846.0, 54795.0, 56100.0, 56101.0, 56102.0, 56103.0, 56104.0, 56105.0, 56106.0, 56107.0, 56108.0, 56109.0, 56110.0, 56111.0, 56112.0, 56113.0, 57190.0, 57333.0,…
GO:0046872	MF	e	metal ion binding	168/1139	2303/28555	3.66932e-06	4	168	0.00197776	95.0, 112.0, 208.0, 489.0, 1200.0, 1277.0, 1278.0, 1289.0, 1297.0, 1302.0, 1663.0, 1760.0, 1789.0, 1815.0, 1819.0, 2521.0, 2588.0, 2737.0, 2738.0, 2872.0, 2972.0, 3090.0, 3104.0, 3679.0, 3750.0, 3978.0, 4091.0, 4123.0, 4215.0, 4302.0, 4831.0, 4833.0, 5446.0, 5514.0, 5986.0, 6448.0, 6668.0, 7006.0, 7041.0, 7051.0, 7410.0, 7593.0, 7694.0, 7730.0, 7753.0, 7791.0, 7837.0, 8085.0, 8233.0, 8527.0, 8569…
GO:0005515	MF	e	protein binding	639/1139	12369/28555	7.09596e-06	2	639	0.00339975	37.0, 81.0, 95.0, 101.0, 112.0, 177.0, 208.0, 326.0, 410.0, 421.0, 435.0, 482.0, 487.0, 587.0, 607.0, 632.0, 649.0, 733.0, 842.0, 883.0, 984.0, 1025.0, 1137.0, 1186.0, 1198.0, 1200.0, 1277.0, 1278.0, 1285.0, 1289.0, 1294.0, 1297.0, 1302.0, 1387.0, 1388.0, 1454.0, 1501.0, 1663.0, 1727.0, 1746.0, 1760.0, 1773.0, 1786.0, 1789.0, 1815.0, 1819.0, 1820.0, 1822.0, 1857.0, 1893.0, 1911.0, 2022.0, 2033.0,…
GO:0000978	MF	e	RNA polymerase II cis-regulatory region sequence-specific DNA binding	79/1139	1179/28555	8.75184e-06	9	79	0.00377379	1025.0, 1388.0, 1746.0, 2033.0, 2736.0, 2737.0, 2738.0, 3090.0, 3104.0, 3299.0, 4335.0, 4582.0, 4776.0, 4782.0, 4899.0, 5187.0, 5452.0, 5467.0, 5916.0, 5989.0, 6256.0, 6294.0, 6666.0, 6668.0, 6909.0, 6934.0, 7005.0, 7023.0, 7026.0, 7593.0, 7694.0, 7753.0, 9569.0, 9580.0, 9726.0, 9759.0, 9880.0, 9923.0, 9968.0, 10365.0, 10520.0, 11023.0, 22877.0, 23090.0, 23135.0, 26048.0, 27164.0, 50943.0, 51085.…
GO:0008013	MF	e	beta-catenin binding	13/1139	84/28555	2.72602e-05	3	13	0.0103257	607.0, 1501.0, 1857.0, 2033.0, 2737.0, 6934.0, 8312.0, 9739.0, 9968.0, 23135.0, 25776.0, 83439.0, 283149.0
GO:0003682	MF	e	chromatin binding	35/1139	407/28555	2.87357e-05	2	35	0.0103257	326.0, 661.0, 1025.0, 1387.0, 1663.0, 1746.0, 1789.0, 1820.0, 1911.0, 2033.0, 2521.0, 2648.0, 2737.0, 3720.0, 4091.0, 4335.0, 5426.0, 5916.0, 5976.0, 6294.0, 9612.0, 9968.0, 9985.0, 22880.0, 23054.0, 23476.0, 51149.0, 51547.0, 57585.0, 57597.0, 84289.0, 84787.0, 90993.0, 114785.0, 122953.0
GO:0048407	MF	e	platelet-derived growth factor binding	5/1139	11/28555	3.7817e-05	4	5	0.0125436	1277.0, 1278.0, 1289.0, 1291.0, 5159.0
GO:0003677	MF	e	DNA binding	61/1139	898/28555	5.81548e-05	4	61	0.0179117	661.0, 1025.0, 1663.0, 1773.0, 1775.0, 1786.0, 1789.0, 1820.0, 1911.0, 2033.0, 2521.0, 3720.0, 3978.0, 4831.0, 5371.0, 5426.0, 5467.0, 5514.0, 5916.0, 6621.0, 6666.0, 6874.0, 6909.0, 7023.0, 8085.0, 8289.0, 8940.0, 9580.0, 9640.0, 10365.0, 10620.0, 10847.0, 23144.0, 25946.0, 26015.0, 26993.0, 27343.0, 27434.0, 29800.0, 50943.0, 51085.0, 51092.0, 51588.0, 51750.0, 54617.0, 54971.0, 57585.0, 58499.…
GO:0004984	MF	p	olfactory receptor activity	0/1139	403/28555	1.05293e-06	4	0	0.0015134
GO:0004930	MF	p	G protein-coupled receptor activity	6/1139	685/28555	2.3573e-06	4	6	0.00184627	7434.0, 9170.0, 84435.0, 116535.0, 165082.0, 165140.0
