## Supplementary material for "Genetic and environmental regulation of caudate nucleus transcriptome: insight into schizophrenia risk and the dopamine system": Data S7: wgcna_module_enrichment.csv

module_id	n_genes	gwas_or	gwas_p	gwas_fdr_bh	twas_or	twas_p	twas_fdr_bh	de_or	de_p	de_fdr_bh
grey	3890	0.9197473907244437	0.36620966249849196	0.6251495025424598	0.9440502780782203	0.6701314590297598	0.819049561036373	0.6317818067505416	1.3951758278277289e-14	5.1156447020350064e-14
yellow	1685	1.1456756687148664	0.23980758827752813	0.574021568816875	1.0971283920615633	0.5982919737105838	0.819049561036373	0.6037862722935192	1.3786006994972768e-08	3.369912820993343e-08
turquoise	3213	0.8943791952517336	0.2641421028179938	0.574021568816875	0.9245706386714737	0.5984276662527446	0.819049561036373	0.32818064301438593	3.6926453179551467e-50	2.7079398998337746e-49
green	1666	1.1445036043734524	0.262303031689378	0.574021568816875	0.9856119188519786	1.0	1.0	0.39433578349838566	5.0580711990075846e-21	2.2255513275633373e-20
brown	2177	0.7744116102348635	0.036093141019388125	0.2646830341421796	0.9433355984344464	0.8147209642439863	0.9194648536758542	2.8643803901386424	6.464464174361116e-73	1.4221821183594453e-71
black	977	1.1109830226626667	0.4717477660385797	0.6918967235232503	1.2714409976539416	0.2554584150609799	0.6563701119498251	2.390356526429342	6.82936703091567e-25	3.756151867003619e-24
salmon	375	1.4397646186637012	0.09694006185512022	0.3698866511688913	1.6689087237104787	0.09955086099338045	0.6563701119498251	1.5589888771606557	0.0020517320612287913	0.0023756897551070215
lightgreen	255	0.798700821179066	0.6431867261837348	0.8323592927083627	0.544557123260827	0.38393906597066574	0.7038882876128872	1.7096222734655993	0.0016472907094001944	0.0020133553114891263
tan	421	1.211067383325932	0.39782241070883806	0.6251495025424598	1.2389172364526992	0.4918163488242574	0.7728542624381188	1.8138823978789376	7.839957934487253e-06	1.2319933897051397e-05
royalblue	201	0.9062155357180015	1.0	1.0	0.9330053901303051	1.0	1.0	0.8287086589165992	0.5087407303722784	0.5087407303722784
grey60	279	1.2468976928026474	0.37637994226629473	0.6251495025424598	1.0106249857802654	0.835877139705322	0.9194648536758542	2.1730321252505553	7.572688415675883e-07	1.3883262095405785e-06
magenta	798	0.5246750030952086	0.003498283233152412	0.03848111556467653	0.6944484452766175	0.2599863677272468	0.6563701119498251	0.5577138614638882	9.066104841804325e-06	1.3296953767979677e-05
darkred	197	1.6834464867251753	0.07615998948425266	0.3698866511688913	1.7039855863725704	0.20404890962585756	0.6563701119498251	1.9274522532535818	0.0005030400060988453	0.0006916800083859124
pink	806	1.0238381453257486	0.8607310766009212	1.0	1.3678544609431098	0.16939763761386578	0.6563701119498251	3.711459352123529	1.3807367796015173e-52	1.518810457561669e-51
blue	2555	1.358216700587424	0.001428826167362255	0.03143417568196961	1.1204506915929762	0.4234994524020253	0.7166913809880427	0.7228879049422976	3.6233141679150475e-06	6.13176243801008e-06
cyan	329	0.5416557194510128	0.10087817759151581	0.3698866511688913	0.5622965900079302	0.33396185522631266	0.6679237104526253	2.6259054903031958	4.578625404828011e-12	1.4389965558030892e-11
lightyellow	216	0.9508848590779987	1.0	1.0	0.6453950037674607	0.6347877511662063	0.819049561036373	2.4712147981210206	1.7494565995203458e-07	3.4989131990406917e-07
red	1253	0.845488683368251	0.2870107844084375	0.574021568816875	1.2193327204268123	0.2685150457976557	0.6563701119498251	0.5809258648037963	1.529114710451379e-07	3.364052362993034e-07
lightcyan	306	1.4571853057181767	0.11981247769855602	0.37655350133831894	1.400631313131313	0.3136833732550028	0.6679237104526253	0.12314803167861645	3.993305042101773e-11	1.0981588865779875e-10
greenyellow	443	0.9801168470453022	1.0	1.0	0.5199488659949432	0.1806970703009094	0.6563701119498251	0.7417105816940827	0.07380408452018548	0.0773185647354324
midnightblue	323	0.9912261776339446	1.0	1.0	0.4275270061728395	0.1708484951165773	0.6563701119498251	0.49203128599534085	0.0011946908695973828	0.001546070537126025
purple	607	0.8584893804197562	0.5460726918910703	0.7508499513502217	0.5296715076071923	0.11428199497175245	0.6563701119498251	1.4080613659274193	0.003945369828381114	0.004339906811219226
