## Supplementary material for "Genetic and environmental regulation of caudate nucleus transcriptome: insight into schizophrenia risk and the dopamine system": Data S7: wgcna_module_enrichment_excluding_mhc_region.csv

module_id	n_genes	gwas_or	gwas_p	gwas_fdr_bh	twas_or	twas_p	twas_fdr_bh	de_or	de_p	de_fdr_bh
grey	3859	0.8787354054550547	0.20536334566547015	0.5229012048415418	0.861857105193778	0.3045829145589183	0.5584020100246836	0.6322013584176968	1.758481538501894e-14	6.447765641173613e-14
yellow	1666	1.0484832104199648	0.6856121287848043	0.887262754897982	1.0613738738738738	0.7116757054123345	0.8240455536353347	0.6000537918144925	1.1619699622898243e-08	2.8403710189306816e-08
turquoise	3191	0.8839457867240184	0.2647647638970466	0.5229012048415418	0.9675155983975334	0.8897093995633343	0.9786803395196677	0.3302057176897806	1.810696274690932e-49	1.3278439347733502e-48
green	1662	1.3172671597868448	0.025596105571708556	0.18770477419252943	0.9953710231448842	1.0	1.0	0.39470980996404725	6.718568089088909e-21	2.95616995919912e-20
brown	2171	0.8596339405477911	0.25491439129201343	0.5229012048415418	0.9738462441314554	0.9347791636745091	0.979292457182819	2.86579110171676	8.669830375472403e-73	1.9073626826039285e-71
black	971	1.1608031544807353	0.3387758980206592	0.5229012048415418	1.3608030777362172	0.15103780821490576	0.5190910798788244	2.407690952155791	3.013514640685723e-25	1.6574330523771474e-24
salmon	372	1.4977827050997783	0.09345877875552232	0.4112186265242982	1.7099456099456098	0.08296907033128278	0.5190910798788244	1.5722864382658197	0.0019417299601473944	0.0023732255068468155
lightgreen	254	0.8490462789243277	0.8660823861196283	1.0	0.6035037930469901	0.4959669894994325	0.7793766977848225	1.6703531110527698	0.003090492987862931	0.00357846556489392
tan	418	1.2510295226494983	0.35652354875559666	0.5229012048415418	1.3802639849151477	0.27942752170253643	0.5584020100246836	1.799198466948696	1.067971962357473e-05	1.5663588781242937e-05
royalblue	197	0.5398269578798621	0.33674154360631026	0.5229012048415418	0.5180071257520005	0.5967101033257753	0.8161667927902387	0.7992395485373014	0.4360343095500835	0.4360343095500835
grey60	279	1.4947658402203856	0.14636048917901767	0.5229012048415418	1.1162814197296955	0.663416544769782	0.8161667927902387	2.1701640595192675	7.6822473789346e-07	1.4084120194713436e-06
magenta	795	0.5281603250370777	0.009270533095445779	0.10197586404990357	0.637888483307964	0.18876039268320888	0.5190910798788244	0.5482408778641655	5.207636175810925e-06	8.18342827627431e-06
darkred	195	1.7252712441593412	0.0811937622851185	0.4112186265242982	1.6185367633643495	0.2841030680631586	0.5584020100246836	1.827228396325238	0.0016313985281264888	0.0021112216246342796
pink	801	1.0549146774115872	0.7740731399461399	0.9460893932675043	1.3837820512820513	0.14984443963616903	0.5190910798788244	3.719459463518669	1.6783210844483155e-52	1.846153192893147e-51
blue	2532	1.3650906917702763	0.0024947215809362575	0.05488387478059766	1.2176705623602964	0.16813916898034315	0.5190910798788244	0.7221433649670658	3.868664969899144e-06	6.546971487521629e-06
cyan	329	0.648424394919722	0.2993477411060149	0.5229012048415418	0.6207921140644252	0.5403378773616052	0.7924955534636877	2.6225471335128896	4.691622191812443e-12	1.474509831712482e-11
lightyellow	214	0.8834084358381034	1.0	1.0	0.4761034942192805	0.4490990120289427	0.7600137126643646	2.4988593155893537	9.912509653463923e-08	1.9825019306927846e-07
red	1246	0.8607794361525705	0.3951725612667588	0.5433622717417933	1.3162942888688147	0.13898227520365528	0.5190910798788244	0.5695431004687894	6.690011544572514e-08	1.4718025398059532e-07
lightcyan	294	0.634819781571165	0.2762191677250191	0.5229012048415418	0.696820011047108	0.6677728304647408	0.8161667927902387	0.12814913779068715	1.2173304353748028e-10	3.3476586972807076e-10
greenyellow	440	0.9866275874702326	1.0	1.0	0.5781925550985975	0.291730322312491	0.5584020100246836	0.746311010215664	0.08534890394558994	0.08941313746680851
midnightblue	316	0.5890239590982024	0.22546735879922136	0.5229012048415418	0.1591053391053391	0.035374880910485504	0.5190910798788244	0.5031157706711593	0.0014937982265516038	0.002053972561508455
purple	606	0.984794185618113	1.0	1.0	0.5861381873014163	0.17908531687433432	0.5190910798788244	1.408979272088247	0.003255479532419494	0.0035810274856614434
