## Supplementary material for "Genetic and environmental regulation of caudate nucleus transcriptome: insight into schizophrenia risk and the dopamine system": Data S6: module1_go_enrichment.tsv

# GO	NS	enrichment	name	ratio_in_study	ratio_in_pop	p_uncorrected	depth	study_count	p_fdr_bh	study_items
GO:0006396	BP	e	RNA processing	96/447	555/20656	5.321506454693377e-59	7	96	6.577914128646482e-55	9984, 26767, 26786, 26796, 114655, 319139, 338429, 594837, 594838, 641451, 677776, 677834, 677843, 677845, 692058, 692075, 692076, 692089, 692093, 692110, 692157, 692214, 692215, 692233, 767566, 767567, 767568, 767569, 767577, 767578, 767582, 767583, 767585, 767588, 767589, 767590, 767591, 767592, 767593, 767594, 767595, 767596, 767597, 767600, 767603, 767604, 767605, 767608, 767609, 767610, 7676…
GO:0035195	BP	e	gene silencing by miRNA	95/447	582/20656	5.405499340463822e-56	10	95	3.3408688673736653e-52	400765, 406881, 406882, 406886, 406888, 406893, 406914, 406915, 406916, 406924, 406930, 406946, 406962, 406965, 407000, 407006, 407015, 407023, 407032, 407036, 442892, 442900, 442904, 442905, 442909, 442910, 442911, 442915, 494326, 494331, 494332, 554212, 574034, 574038, 574408, 574444, 574452, 574453, 574508, 619555, 664613, 664616, 693121, 693134, 693137, 693138, 693143, 693147, 693148, 693161,…
GO:0001580	BP	e	detection of chemical stimulus involved in sensory perception of bitter taste	10/447	36/20656	3.130590468454425e-09	6	10	1.2899076260188383e-05	50831, 50832, 50838, 50839, 50840, 54429, 259290, 259293, 259295, 259296
GO:1905652	BP	e	negative regulation of artery morphogenesis	4/447	5/20656	1.0636021306573085e-06	8	4	0.0032867964842637474	574408, 574452, 574453, 664616
GO:1903671	BP	e	negative regulation of sprouting angiogenesis	7/447	31/20656	3.5570335870592347e-06	9	7	0.008520786836995574	406930, 407006, 407032, 494326, 574408, 574453, 664616
GO:0035278	BP	e	miRNA mediated inhibition of translation	11/447	96/20656	7.280217741391432e-06	10	11	0.012855824500191355	406881, 406882, 406893, 406924, 406930, 407000, 407006, 407023, 442910, 693175, 100126355
GO:0045944	BP	p	positive regulation of transcription by RNA polymerase II	6/447	1172/20656	4.1359696644262955e-06	11	6	0.008520786836995574	4157, 22877, 64375, 134187, 339488, 406930
GO:0000122	BP	p	negative regulation of transcription by RNA polymerase II	3/447	836/20656	2.5292116563866416e-05	11	3	0.03907948160574409	1822, 7442, 140290
GO:0005730	CC	e	nucleolus	101/447	1311/20656	5.503356340707077e-30	5	101	9.685907159644456e-27	863, 1677, 5163, 10984, 26767, 26786, 26796, 79159, 89978, 114655, 319139, 338429, 594837, 594838, 641451, 677776, 677834, 677843, 677845, 692058, 692075, 692076, 692089, 692093, 692110, 692157, 692214, 692215, 692233, 767566, 767567, 767568, 767569, 767577, 767578, 767582, 767583, 767585, 767588, 767589, 767590, 767591, 767592, 767593, 767594, 767595, 767596, 767597, 767600, 767603, 767604, 7676…
GO:1903561	CC	e	extracellular vesicle	13/447	172/20656	9.900634550341069e-05	5	13	0.014520930673833568	406881, 406882, 406886, 406893, 407006, 407015, 407032, 574452, 693121, 100126355, 100302164, 100500878, 100616201
GO:0005829	CC	p	cytosol	40/447	5151/20656	4.6740206758507845e-18	2	40	4.11313819474869e-15	246, 1638, 1677, 1760, 3633, 4661, 5016, 7185, 7335, 7378, 7442, 10841, 11116, 22898, 23015, 23417, 26027, 26140, 27148, 50944, 51072, 51735, 53632, 55114, 55191, 55876, 57449, 64344, 64577, 80336, 84851, 84883, 89978, 92335, 121952, 130872, 144100, 378108, 414899, 440270
GO:0005737	CC	p	cytoplasm	50/447	4726/20656	1.8525238445329313e-10	2	50	1.0868139887926531e-07	773, 1822, 4157, 4820, 5891, 7185, 7335, 8814, 9984, 10841, 10903, 11016, 11232, 23417, 25862, 27148, 51079, 51175, 51205, 53632, 55137, 55191, 55815, 55930, 57449, 57465, 59269, 65979, 79567, 79661, 79846, 80174, 80336, 80705, 84851, 84883, 92335, 121952, 130540, 149013, 152992, 200030, 221400, 246744, 284565, 375133, 378108, 400673, 406930, 728841
GO:0005654	CC	p	nucleoplasm	35/447	3697/20656	1.015689740648097e-09	2	35	3.9005116572561344e-07	863, 1677, 1822, 4661, 5163, 6625, 7335, 7378, 8438, 8814, 9866, 9984, 11016, 23119, 23460, 23742, 25862, 26013, 29935, 51079, 53632, 55114, 57654, 64344, 64375, 79661, 79729, 80174, 89978, 92335, 144100, 221711, 253769, 285989, 100507607
GO:0016020	CC	p	membrane	12/447	2108/20656	1.1080999026295837e-09	2	12	3.9005116572561344e-07	246, 540, 3633, 8906, 9159, 9782, 10903, 50944, 79567, 168507, 286046, 375133
GO:0005634	CC	p	nucleus	64/447	5339/20656	2.888278340697667e-09	5	64	8.472283132713157e-07	773, 863, 1677, 1822, 4661, 4820, 5891, 6625, 7335, 7574, 7617, 7620, 8438, 8814, 8926, 9782, 9866, 9984, 10793, 11016, 11116, 22877, 23119, 23217, 23520, 26013, 27148, 29935, 29994, 51072, 53632, 54807, 55137, 59269, 64344, 64375, 79661, 79915, 80174, 80336, 84129, 84851, 84874, 84883, 92335, 114823, 119016, 134187, 140290, 147658, 246744, 283726, 285346, 339488, 342132, 387082, 388112, 406930, …
GO:0005886	CC	p	plasma membrane	53/447	4638/20656	7.951717006611651e-09	3	53	1.9992888473766437e-06	246, 773, 776, 1638, 1760, 2979, 3590, 3633, 3818, 4157, 4820, 7442, 8292, 8643, 8748, 9311, 9390, 9542, 10003, 10256, 10666, 10841, 23460, 26013, 29990, 50831, 50832, 50838, 50839, 50840, 50944, 51735, 54429, 54586, 55114, 55876, 57449, 57465, 64344, 79729, 84210, 84883, 117155, 120776, 200958, 202374, 259290, 259293, 259294, 259295, 259296, 286046, 375133
GO:0070062	CC	p	extracellular exosome	15/447	2167/20656	2.0747780638468396e-08	6	15	4.564511740463047e-06	3818, 7335, 8814, 9390, 10068, 10841, 10903, 26027, 55930, 64577, 79567, 80336, 144100, 144132, 147685
GO:0005576	CC	p	extracellular region	13/447	1888/20656	1.9660428875359102e-07	2	13	3.844706091181335e-05	1294, 3818, 5016, 5342, 9542, 10068, 25981, 27148, 59271, 129530, 200958, 341350, 343637
GO:0009986	CC	p	cell surface	1/447	601/20656	4.49264264052271e-05	2	1	0.00790705104731997	10666
GO:0005789	CC	p	endoplasmic reticulum membrane	5/447	948/20656	5.298733470592736e-05	4	5	0.008477973552948378	1760, 9487, 25956, 64788, 83723
GO:0005887	CC	p	integral component of plasma membrane	12/447	1392/20656	0.00017626564128895195	4	12	0.023863656051427342	540, 3590, 4157, 7442, 9311, 10666, 29990, 54660, 56127, 56128, 56129, 57717
GO:0005925	CC	p	focal adhesion	0/447	415/20656	0.00021821183330188475	5	0	0.027432344757951227
GO:0005783	CC	p	endoplasmic reticulum	7/447	1022/20656	0.000235219613531519	5	7	0.027599101321031563	9390, 9487, 10841, 79844, 83723, 283970, 653082
GO:0016021	CC	p	integral component of membrane	51/447	3661/20656	0.00026770027057047667	3	51	0.029447029762752434	773, 1638, 3633, 7442, 8643, 8748, 9390, 9487, 9542, 10003, 10349, 23460, 50831, 50832, 50838, 50839, 50840, 51079, 54429, 54586, 54923, 55508, 56127, 57717, 59271, 64788, 79844, 79963, 80307, 83723, 84883, 91749, 114659, 120776, 128497, 147276, 147685, 151258, 219931, 259290, 259293, 259294, 259295, 259296, 286046, 339883, 374462, 374819, 554279, 653082, 728537
GO:1903231	MF	e	mRNA binding involved in posttranscriptional gene silencing	36/447	274/20656	3.677808336426856e-18	6	36	7.800631481561361e-15	406881, 406882, 406888, 406893, 406915, 406916, 406924, 406930, 406946, 407000, 407006, 407015, 407023, 407032, 407036, 442892, 442909, 442910, 494332, 554212, 574408, 574444, 574452, 574453, 574508, 664616, 693121, 693137, 693175, 724024, 724031, 768212, 100126315, 100126355, 100302153, 100500826
GO:0033038	MF	e	bitter taste receptor activity	10/447	20/20656	3.1030452094420056e-12	5	10	4.387705926150996e-09	50831, 50832, 50838, 50839, 50840, 54429, 259290, 259293, 259295, 259296
GO:0008527	MF	e	taste receptor activity	6/447	15/20656	4.212542284870315e-07	4	6	0.00038140088949984097	50831, 50832, 50838, 50839, 50840, 54429
GO:0005515	MF	p	protein binding	113/447	12068/20656	1.1059419858677182e-46	2	113	4.691405904050861e-43	246, 540, 773, 776, 863, 1294, 1417, 1638, 1677, 1760, 1822, 2979, 3590, 3633, 3818, 4157, 4729, 5163, 5554, 6625, 7185, 7335, 7442, 7574, 7620, 8292, 8438, 8906, 9782, 9984, 10003, 10256, 10666, 10793, 10841, 11016, 11116, 11232, 23119, 23131, 23360, 25763, 25862, 26013, 27019, 27148, 29935, 29990, 29994, 50839, 50944, 51025, 51072, 51079, 51233, 51735, 53632, 54429, 54923, 55114, 55137, 55191, …
GO:0003723	MF	p	RNA binding	7/447	1391/20656	4.495531465108923e-07	4	7	0.00038140088949984097	6625, 9782, 9984, 23131, 79159, 80336, 155435
GO:0042803	MF	p	protein homodimerization activity	1/447	656/20656	1.4443153707889275e-05	4	1	0.010211309671477717	11116
