## Supplementary material for "Genetic and environmental regulation of caudate nucleus transcriptome: insight into schizophrenia risk and the dopamine system": Data S6: module2_go_enrichment.tsv

# GO	NS	enrichment	name	ratio_in_study	ratio_in_pop	p_uncorrected	depth	study_count	p_fdr_bh	study_items
GO:0006355	BP	e	regulation of transcription, DNA-templated	152/2049	776/20656	1.1648539741932153e-16	9	152	3.5996899937505834e-13	406, 571, 694, 1390, 3148, 3622, 3643, 3660, 4664, 4799, 4801, 5925, 5978, 5991, 6095, 6596, 6670, 7019, 7046, 7112, 7289, 7468, 7565, 7566, 7569, 7570, 7581, 7584, 7587, 7592, 7596, 7637, 7638, 7678, 7700, 7702, 7710, 7741, 7745, 7748, 7756, 7769, 7770, 7771, 7776, 8464, 9209, 9325, 9337, 9422, 9439, 9575, 9658, 9668, 9849, 10138, 10168, 10336, 10363, 10520, 10772, 10781, 10891, 11156, 22823, 22…
GO:0060271	BP	e	cilium assembly	47/2049	191/20656	5.057157078797272e-09	7	47	1.0331159695327156e-05	585, 4750, 5991, 8100, 8481, 8555, 9342, 9657, 9786, 10464, 11190, 22832, 23059, 26123, 26146, 27152, 27241, 28981, 50807, 54806, 55112, 55717, 55764, 55835, 56912, 57539, 57560, 57728, 65062, 79582, 79583, 79659, 79867, 80173, 80184, 84747, 84984, 90355, 90410, 92482, 125488, 132320, 138639, 200894, 221322, 282809, 285331
GO:0008380	BP	e	RNA splicing	41/2049	161/20656	1.0731169008554275e-08	8	41	1.4738664457193267e-05	2332, 3189, 4857, 6429, 6627, 6632, 8148, 8233, 8559, 8563, 8899, 9129, 9169, 9410, 9541, 9589, 9733, 10081, 10199, 10492, 10713, 10891, 10915, 23076, 23210, 23435, 25962, 51574, 51755, 55119, 55131, 55234, 55599, 57187, 58517, 84081, 140890, 151987, 284695, 285672, 494115
GO:0006357	BP	e	regulation of transcription by RNA polymerase II	121/2049	750/20656	6.9162277728754e-08	10	121	8.549149150051283e-05	571, 817, 892, 902, 904, 905, 1105, 1106, 1112, 1432, 1998, 2005, 2117, 2551, 3065, 3148, 3150, 3298, 3475, 4193, 4306, 4520, 4775, 4848, 4899, 5469, 5612, 5926, 5932, 5991, 5993, 6304, 6671, 6778, 6871, 6894, 6924, 7019, 7024, 7029, 7073, 7342, 7541, 7543, 7552, 7690, 7693, 7702, 7913, 8554, 8609, 9063, 9282, 9439, 9443, 9575, 9819, 10001, 10009, 10194, 10336, 10600, 10773, 22850, 22882, 22890, …
GO:0035735	BP	e	intraciliary transport involved in cilium assembly	17/2049	40/20656	7.77904075623869e-08	11	17	8.741520253442404e-05	8100, 11020, 23059, 26146, 28981, 51626, 55081, 55112, 55764, 56912, 57539, 57560, 57728, 79659, 79809, 80173, 90410
GO:0006281	BP	e	DNA repair	49/2049	226/20656	1.289917805502346e-07	7	49	0.0001328722832817875	143, 545, 571, 2965, 2967, 3364, 4361, 4798, 5422, 5884, 5932, 5965, 7405, 7486, 7507, 7832, 8243, 8555, 8930, 9960, 10038, 11073, 11201, 22890, 22909, 23049, 23198, 23244, 26122, 50484, 51111, 51377, 51426, 54537, 54617, 54780, 54891, 56647, 57646, 58493, 79184, 79677, 84268, 84991, 85015, 133746, 221120, 257218, 259282
GO:0006974	BP	e	cellular response to DNA damage stimulus	52/2049	248/20656	1.6372016710100898e-07	4	52	0.000155672691195044	143, 545, 580, 595, 836, 867, 1106, 2332, 3364, 4361, 5884, 5930, 6787, 6872, 7189, 7325, 7486, 7832, 8451, 9070, 9577, 9766, 9923, 10010, 10210, 10600, 11011, 11073, 22834, 22880, 22890, 23137, 23198, 23376, 23411, 23514, 26574, 51426, 54840, 55236, 55602, 56647, 57646, 58493, 79677, 79791, 80854, 165918, 200558, 254225, 257218, 259282
GO:0000289	BP	e	nuclear-transcribed mRNA poly(A) tail shortening	12/2049	22/20656	2.1996462932391795e-07	10	12	0.00019421305593378212	4292, 4848, 4850, 5073, 9125, 9337, 23318, 55571, 57472, 79670, 246175, 255967
GO:0006397	BP	e	mRNA processing	38/2049	160/20656	3.112805186489205e-07	8	38	0.00023512745110601315	2332, 5930, 6429, 8559, 9129, 9169, 9541, 9589, 10656, 10713, 10891, 10915, 23076, 23210, 23318, 23435, 23658, 25962, 51574, 51755, 54439, 55119, 55131, 58517, 79670, 80746, 84081, 90826, 92906, 140890, 151987, 167153, 201626, 246175, 255967, 284695, 285672, 494115
GO:0006511	BP	e	ubiquitin-dependent protein catabolic process	57/2049	292/20656	5.563633081548598e-07	8	57	0.00036195825537380116	867, 4193, 4850, 5930, 6478, 6872, 7321, 7327, 7398, 7706, 8405, 8451, 8452, 8697, 9101, 9184, 9960, 10210, 10277, 10393, 10425, 10600, 23113, 25820, 25898, 26235, 26269, 51283, 51377, 51619, 51667, 54778, 55230, 55236, 57478, 57531, 57563, 57646, 57695, 64682, 64750, 80311, 83737, 83892, 84196, 84640, 84749, 85015, 89910, 123803, 143384, 147339, 165918, 200845, 246184, 284996, 339745
GO:0016579	BP	e	protein deubiquitination	53/2049	263/20656	6.210602515264935e-07	9	53	0.0003838462884559493	329, 580, 4087, 4089, 4193, 4798, 5711, 5721, 6314, 6478, 6885, 7046, 7189, 7321, 7398, 8665, 8737, 9101, 9577, 9960, 10197, 10254, 10600, 10617, 10713, 10987, 23198, 51029, 51377, 51616, 51633, 51720, 54617, 54891, 55230, 55252, 55432, 55777, 57478, 57646, 57695, 64750, 79184, 79913, 84196, 84640, 84749, 85015, 91833, 93624, 114803, 220213, 221656
GO:0015031	BP	e	protein transport	61/2049	321/20656	6.619055156972025e-07	7	61	0.0003896101942634819	585, 1070, 1130, 4534, 5481, 5867, 6102, 9117, 9183, 9342, 9527, 9554, 9897, 10015, 10203, 10466, 10565, 10640, 11014, 23033, 23041, 23317, 23325, 23355, 27147, 27241, 27252, 28966, 29097, 51375, 51542, 54520, 54918, 55293, 55610, 55667, 55745, 55763, 56478, 56907, 57020, 57097, 57120, 57231, 57511, 57706, 60561, 80184, 81562, 83452, 84079, 84376, 85406, 90355, 92482, 93664, 112574, 113402, 14937…
GO:0016567	BP	e	protein ubiquitination	84/2049	492/20656	7.933362815205837e-07	9	84	0.00044574680799436067	580, 867, 4193, 4799, 4850, 5193, 5194, 5469, 5828, 6596, 7321, 7327, 7844, 8139, 8315, 8451, 8452, 8697, 8816, 9443, 9730, 10206, 10425, 10477, 11043, 11236, 11237, 23113, 23168, 23220, 23276, 23304, 23411, 25820, 25853, 25898, 26091, 26224, 26260, 27252, 50717, 51320, 51444, 51619, 51667, 54778, 54876, 55167, 55236, 55632, 55975, 56888, 57531, 57563, 57820, 64750, 79018, 79269, 79577, 79872, 80…
GO:0000398	BP	e	mRNA splicing, via spliceosome	50/2049	247/20656	9.074185526203055e-07	11	50	0.0004876782925625911	1479, 2963, 3189, 4857, 5094, 5433, 6429, 6434, 6627, 6632, 8233, 8899, 9129, 9410, 9716, 9733, 9879, 10081, 10285, 10492, 10713, 10772, 10914, 23350, 23398, 23517, 23658, 51585, 51634, 53938, 53981, 54883, 54957, 55225, 55234, 55269, 55280, 55285, 55339, 55599, 55660, 55749, 57703, 57721, 64783, 65109, 81608, 84811, 84950, 84991
GO:1905515	BP	e	non-motile cilium assembly	16/2049	46/20656	4.533191175433804e-06	8	16	0.002155183696905279	585, 8100, 10464, 10640, 11190, 26005, 27152, 55081, 55764, 55835, 57560, 79659, 79738, 80173, 200894, 221322
GO:0042073	BP	e	intraciliary transport	12/2049	28/20656	5.8609434584043845e-06	10	12	0.0026832267440495034	8100, 11020, 26146, 28981, 55081, 55112, 55764, 56912, 57539, 80173, 90410, 167691
GO:0007049	BP	e	cell cycle	47/2049	245/20656	1.1987957809371586e-05	2	47	0.004939438216054739	382, 904, 905, 1452, 1459, 4750, 5586, 6478, 6714, 6872, 7813, 9236, 9577, 9589, 9937, 9994, 10197, 10393, 10713, 11011, 11104, 23276, 23331, 23607, 29117, 54790, 54957, 55198, 55660, 55665, 55749, 55787, 57531, 60561, 79184, 79577, 79723, 85444, 89782, 115426, 132660, 134359, 163859, 168451, 246184, 286053, 348995
GO:0090503	BP	e	RNA phosphodiester bond hydrolysis, exonucleolytic	13/2049	35/20656	1.5710236133333783e-05	8	13	0.0060685696513793404	4848, 5073, 9337, 22894, 23357, 54464, 55218, 57472, 87178, 167227, 201626, 246175, 255967
GO:0043161	BP	e	proteasome-mediated ubiquitin-dependent protein catabolic process	37/2049	181/20656	2.4611206190070828e-05	9	37	0.008998598819050267	329, 406, 4193, 5094, 5711, 5721, 6047, 6478, 8405, 8451, 8452, 9373, 9575, 10197, 10206, 10210, 10277, 11124, 23198, 23411, 23607, 25852, 26046, 27252, 51283, 54994, 55968, 57531, 64750, 79018, 83737, 83892, 90025, 91544, 165324, 339745, 387921
GO:0000209	BP	e	protein polyubiquitination	49/2049	269/20656	3.094150654122509e-05	10	49	0.01033697195556982	329, 867, 4012, 4193, 5711, 5721, 5930, 6478, 6872, 7174, 7189, 7321, 7325, 7327, 8405, 8452, 10197, 10210, 10277, 10425, 10477, 23198, 23304, 23623, 25820, 26190, 26224, 26235, 27246, 51283, 51619, 54708, 54778, 57531, 64750, 79791, 83737, 84085, 89910, 90025, 91694, 92912, 140691, 149041, 220972, 223082, 257218, 285671, 387921
GO:0051301	BP	e	cell division	57/2049	346/20656	0.00012437608297227208	2	57	0.035753785153959425	382, 595, 900, 901, 904, 905, 1021, 1060, 1070, 1452, 4750, 5586, 5925, 5932, 6787, 6993, 7756, 7813, 8243, 8697, 9113, 9183, 9184, 9577, 9937, 10274, 10393, 10600, 10713, 11064, 11104, 23137, 23244, 23276, 23331, 23607, 27183, 54617, 54801, 54888, 55142, 55660, 55835, 57695, 64682, 79003, 79184, 79441, 79892, 83852, 85444, 89782, 91754, 163859, 246184, 286053, 348995
GO:0035721	BP	e	intraciliary retrograde transport	6/2049	10/20656	0.000139588651703064	11	6	0.03912630260629201	51626, 55764, 57539, 57728, 79659, 79809
GO:0007030	BP	e	Golgi organization	26/2049	119/20656	0.0001424386066890333	5	26	0.03912630260629201	1452, 3998, 5587, 8548, 8934, 9183, 10565, 11196, 25923, 27314, 50999, 54808, 55014, 55204, 55361, 55968, 57531, 60684, 79659, 81562, 83548, 91949, 115560, 116068, 120892, 165324
GO:0017196	BP	e	N-terminal peptidyl-methionine acetylation	5/2049	7/20656	0.00016908890232477934	10	5	0.045437128731230375	60560, 79612, 80018, 80155, 122830
GO:0007186	BP	p	G protein-coupled receptor signaling pathway	24/2049	1138/20656	1.4112983506378765e-26	5	24	1.744505891223479e-22	108, 153, 157, 3482, 3643, 3717, 5150, 5290, 5924, 6093, 6654, 6714, 7289, 8601, 9459, 10203, 11214, 27239, 50865, 59345, 83941, 121512, 160897, 202018
GO:0050911	BP	p	detection of chemical stimulus involved in sensory perception of smell	0/2049	427/20656	4.6704997654663e-20	5	0	2.8866023800464467e-16
GO:0035195	BP	p	gene silencing by miRNA	6/2049	582/20656	2.974611923152205e-19	10	6	1.22563926606948e-15	9337, 57472, 406911, 406912, 693154, 693158
GO:0006955	BP	p	immune response	9/2049	424/20656	3.3764465856888025e-10	2	9	8.347251249139858e-07	657, 1147, 3134, 3480, 5272, 8763, 10561, 134728, 220972
GO:0006396	BP	p	RNA processing	19/2049	555/20656	5.906557548943962e-09	7	19	1.0331159695327156e-05	636, 3189, 4857, 8446, 8732, 8761, 9410, 10199, 10492, 23642, 57018, 79707, 162989, 196441, 677769, 677885, 692111, 100033413, 109617000
GO:0002250	BP	p	adaptive immune response	7/2049	350/20656	6.686293791976155e-09	3	7	1.0331159695327156e-05	3717, 4179, 51752, 55824, 81545, 220972, 440275
GO:0031424	BP	p	keratinization	1/2049	180/20656	2.3717175945426554e-07	2	1	0.0001954453412409451	51535
GO:0042742	BP	p	defense response to bacterium	2/2049	201/20656	3.233691989970248e-07	6	2	0.00023512745110601315	1130, 7110
GO:0050776	BP	p	regulation of immune response	3/2049	221/20656	3.7191523298699643e-07	4	3	0.0002554024552751257	3134, 5817, 84888
GO:0007268	BP	p	chemical synaptic transmission	5/2049	248/20656	1.611276150468445e-06	7	5	0.0008298743539975188	4857, 10497, 55333, 56131, 80208
GO:0007155	BP	p	cell adhesion	20/2049	483/20656	3.090065321945742e-06	2	20	0.0015278518977828526	382, 1002, 1545, 1826, 2241, 3915, 4301, 5586, 6714, 6868, 7414, 8082, 8727, 8754, 8763, 9037, 9404, 9486, 56131, 89782
GO:0070268	BP	p	cornification	0/2049	113/20656	1.1134713616051463e-05	4	0	0.004746075689931453
GO:0034765	BP	p	regulation of ion transmembrane transport	0/2049	113/20656	1.1134713616051463e-05	6	0	0.004746075689931453
GO:0006958	BP	p	complement activation, classical pathway	1/2049	141/20656	1.2562319964677438e-05	8	1	0.005009123776883156	4179
GO:0002377	BP	p	immunoglobulin production	0/2049	106/20656	2.5479407707043064e-05	3	0	0.008998598819050267
GO:0007218	BP	p	neuropeptide signaling pathway	0/2049	106/20656	2.5479407707043064e-05	6	0	0.008998598819050267
GO:0007267	BP	p	cell-cell signaling	6/2049	228/20656	3.0148462356462466e-05	3	6	0.01033697195556982	102, 4012, 4301, 9019, 9037, 9255
GO:0006954	BP	p	inflammatory response	16/2049	385/20656	3.1874523409919315e-05	4	16	0.010368446943947701	143, 1147, 4775, 4798, 4799, 5587, 8546, 8737, 9255, 9258, 9373, 9435, 29110, 55848, 83737, 90355
GO:0007166	BP	p	cell surface receptor signaling pathway	9/2049	276/20656	4.061893497453769e-05	5	9	0.01287411936462206	329, 867, 1432, 1452, 3455, 3597, 10203, 10902, 23210
GO:0006911	BP	p	phagocytosis, engulfment	0/2049	98/20656	5.800531373313802e-05	7	0	0.017925092076382976
GO:0045087	BP	p	innate immune response	29/2049	548/20656	0.0001129008732981365	6	29	0.03395284216309632	1147, 2241, 3148, 4179, 5094, 5587, 6714, 7525, 7706, 8635, 8780, 9188, 9258, 10146, 10206, 10432, 10621, 11043, 11128, 22890, 24138, 29110, 51734, 55269, 55366, 83737, 89122, 170506, 647087
GO:0070374	BP	p	positive regulation of ERK1 and ERK2 cascade	6/2049	213/20656	0.00011536440181619977	11	6	0.03395284216309632	5156, 5906, 5908, 6714, 8837, 9258
GO:0030198	BP	p	extracellular matrix organization	9/2049	253/20656	0.00018889151069720247	5	9	0.04913033022350495	1301, 3655, 3915, 4325, 5156, 10049, 10516, 10549, 51144
GO:0007204	BP	p	positive regulation of cytosolic calcium ion concentration	3/2049	152/20656	0.0001907819634922933	11	3	0.04913033022350495	3717, 5156, 79608
GO:0005654	CC	e	nucleoplasm	632/2049	3697/20656	2.0562918792035114e-51	2	632	3.61907370739818e-48	405, 406, 466, 545, 580, 595, 622, 648, 694, 817, 836, 892, 900, 902, 904, 905, 1021, 1024, 1060, 1105, 1106, 1147, 1355, 1385, 1432, 1459, 1479, 1666, 1788, 1810, 1911, 1998, 2005, 2074, 2140, 2187, 2332, 2551, 2802, 2961, 2963, 2965, 2967, 2969, 2976, 3033, 3065, 3148, 3150, 3189, 3298, 3364, 3622, 3660, 3717, 3836, 3841, 4013, 4048, 4087, 4089, 4090, 4172, 4193, 4289, 4292, 4301, 4306, 4361, 4…
GO:0005634	CC	e	nucleus	786/2049	5339/20656	2.329884605051147e-39	5	786	2.0502984524450096e-36	102, 143, 178, 329, 405, 406, 427, 466, 501, 545, 571, 580, 585, 595, 648, 694, 817, 836, 892, 900, 901, 902, 904, 905, 1021, 1024, 1105, 1106, 1112, 1195, 1385, 1390, 1407, 1432, 1452, 1459, 1479, 1500, 1666, 1774, 1788, 1911, 1998, 2005, 2074, 2117, 2140, 2218, 2241, 2332, 2551, 2963, 2967, 2969, 3065, 3148, 3150, 3189, 3298, 3364, 3416, 3475, 3622, 3660, 3717, 3836, 3841, 3930, 4048, 4087, 408…
GO:0005829	CC	e	cytosol	713/2049	5151/20656	7.282425369704143e-26	2	713	2.1361781084465485e-23	48, 143, 157, 159, 178, 329, 382, 471, 501, 571, 585, 595, 636, 644, 648, 663, 788, 800, 817, 831, 836, 867, 905, 1021, 1060, 1130, 1147, 1432, 1452, 1459, 1500, 1608, 1635, 1666, 1719, 1756, 1977, 1998, 2005, 2047, 2241, 2332, 2339, 2585, 2618, 2673, 2729, 2730, 2802, 2868, 2961, 2992, 3065, 3141, 3364, 3416, 3612, 3622, 3658, 3660, 3717, 3836, 3841, 3845, 3987, 3998, 4012, 4048, 4087, 4089, 409…
GO:0005813	CC	e	centrosome	103/2049	507/20656	1.5612974417757515e-12	3	103	3.0532038861392474e-10	585, 636, 1021, 1070, 1452, 2140, 4089, 4172, 4750, 4999, 5576, 5586, 5930, 6566, 6683, 7405, 7486, 7559, 8100, 8452, 8481, 8555, 9325, 9342, 9541, 9657, 9659, 9702, 9786, 10190, 10207, 10426, 10464, 11020, 11064, 11104, 11190, 22832, 23059, 23177, 25853, 25914, 26005, 26146, 26586, 27183, 27229, 28981, 50618, 51626, 51637, 54801, 54806, 54902, 55012, 55081, 55112, 55125, 55142, 55835, 56647, 569…
GO:0016607	CC	e	nuclear speck	85/2049	403/20656	1.7286156997135342e-11	3	85	3.04236363149582e-09	580, 1432, 1452, 2961, 4301, 5073, 5433, 5562, 5894, 5930, 5994, 6429, 6627, 6729, 7486, 7994, 8204, 8394, 8405, 8446, 8554, 8559, 8621, 8899, 8930, 9063, 9129, 9404, 9410, 9541, 9589, 9733, 9879, 10210, 10285, 10432, 10772, 10915, 10973, 11201, 11252, 23137, 23198, 23435, 23517, 25898, 25962, 26235, 26959, 51008, 51631, 51755, 54439, 54801, 54883, 54942, 55234, 55269, 55421, 55644, 55660, 55671,…
GO:0005737	CC	e	cytoplasm	572/2049	4726/20656	2.0949108420519214e-08	2	572	3.0725359016761516e-06	48, 92, 102, 108, 143, 159, 178, 204, 329, 382, 405, 571, 580, 595, 663, 694, 817, 831, 836, 889, 900, 901, 1021, 1070, 1105, 1147, 1195, 1390, 1432, 1452, 1500, 1573, 1629, 1768, 1788, 1977, 2140, 2241, 2332, 2339, 2517, 2720, 2802, 2969, 3033, 3065, 3141, 3148, 3150, 3298, 3416, 3475, 3612, 3652, 3658, 3717, 3836, 3845, 3930, 3987, 4012, 4087, 4089, 4090, 4139, 4193, 4216, 4238, 4289, 4361, 448…
GO:0000151	CC	e	ubiquitin ligase complex	30/2049	107/20656	9.941632678287039e-08	4	30	1.2498052509846565e-05	580, 648, 4289, 5469, 7321, 8315, 9443, 10210, 10277, 10425, 23304, 25820, 25852, 25898, 26224, 26235, 26260, 26269, 51619, 54165, 54994, 64750, 79018, 79184, 79872, 84246, 90025, 123879, 165918, 197131
GO:0005759	CC	e	mitochondrial matrix	69/2049	371/20656	2.626082697820159e-07	5	69	3.08127036544232e-05	36, 501, 594, 622, 686, 1385, 1629, 1666, 2108, 2110, 2230, 2235, 2653, 3033, 3336, 4200, 5095, 5770, 5831, 6059, 6832, 7019, 7084, 7263, 8801, 10157, 10449, 10667, 11112, 11238, 23408, 23410, 23424, 23438, 26275, 27068, 29920, 50808, 51102, 51110, 51250, 51657, 53343, 54516, 54802, 55006, 55066, 55217, 55218, 55471, 55526, 56922, 57038, 64087, 79568, 79731, 80298, 84274, 84869, 85476, 87178, 906…
GO:0016605	CC	e	PML body	28/2049	102/20656	4.240403122827993e-07	3	28	4.39006440951604e-05	406, 545, 4361, 5925, 6047, 6304, 6670, 7994, 8554, 9063, 9683, 9994, 10210, 10891, 11073, 23137, 23411, 23515, 26036, 27252, 29855, 54778, 56478, 79618, 79677, 84268, 90523, 286053
GO:0097542	CC	e	ciliary tip	17/2049	46/20656	8.582924179163429e-07	2	17	8.392192530737575e-05	8100, 11020, 23059, 26146, 28981, 51626, 55081, 55112, 55764, 56912, 57539, 57560, 57728, 79659, 79809, 80173, 90410
GO:0030992	CC	e	intraciliary transport particle B	10/2049	19/20656	3.593105927666683e-06	2	10	0.0002874484742133346	8100, 11020, 23059, 26146, 28981, 55081, 56912, 57560, 80173, 90410
GO:0036064	CC	e	ciliary basal body	33/2049	153/20656	1.603226550717548e-05	3	33	0.001128671491705154	585, 1452, 5311, 6102, 6787, 8100, 8481, 9364, 9786, 10210, 11190, 25914, 26005, 26146, 27152, 28981, 51626, 54806, 55081, 55717, 55764, 55835, 56912, 57489, 57539, 57560, 79960, 80184, 84984, 167691, 202018, 282809, 285331
GO:0016604	CC	e	nuclear body	55/2049	311/20656	2.131373175849974e-05	2	55	0.0014427756882676747	405, 648, 1060, 1998, 4193, 4482, 4928, 5586, 6047, 6102, 6304, 6619, 6627, 6789, 7174, 7706, 8161, 9169, 9325, 9443, 10274, 11073, 22890, 23379, 23398, 23512, 23595, 25820, 25962, 26039, 26043, 26137, 26224, 28970, 29855, 29915, 51426, 51720, 53343, 54617, 54780, 54856, 55341, 55904, 57097, 57531, 57646, 57713, 79618, 80010, 80314, 140901, 153222, 254225, 286053
GO:0016592	CC	e	mediator complex	14/2049	41/20656	2.268372511878657e-05	2	14	0.0014786428225579394	892, 1021, 1024, 5469, 9282, 9439, 9443, 10001, 23389, 80306, 84246, 112950, 116931, 256643
GO:0005929	CC	e	cilium	39/2049	210/20656	0.00010845392704027915	4	39	0.006582031434168667	585, 867, 1452, 1768, 5082, 5156, 5311, 6102, 7289, 8100, 8481, 11020, 23059, 26146, 27241, 28981, 51626, 54806, 55081, 55112, 55764, 56912, 57539, 57560, 57728, 79659, 79738, 79809, 80173, 83861, 84747, 84984, 90410, 145483, 167691, 200894, 201163, 221322, 285331
GO:0005739	CC	e	mitochondrion	166/2049	1271/20656	0.00018705016646277826	5	166	0.010388824959331433	36, 48, 159, 204, 501, 594, 622, 788, 1355, 1407, 1432, 1545, 1629, 1666, 1719, 2108, 2230, 2235, 2653, 2729, 3033, 3141, 3336, 3416, 3658, 3845, 4200, 4482, 5095, 5264, 5533, 5599, 5825, 5831, 5832, 5894, 6059, 6198, 6342, 6714, 6832, 6993, 7019, 7029, 7263, 7296, 8034, 8228, 8540, 8546, 8737, 8801, 8895, 8934, 9188, 9801, 9941, 9994, 10157, 10240, 10449, 10455, 10667, 10773, 10902, 11112, 11238…
GO:0005814	CC	e	centriole	29/2049	143/20656	0.00018888772653329877	5	29	0.010388824959331433	585, 1070, 6093, 6102, 8100, 8481, 9657, 9786, 10198, 10210, 10426, 11190, 22832, 25914, 26005, 54806, 55125, 55835, 56647, 57489, 80184, 84984, 85444, 85459, 90410, 132320, 134359, 153241, 282809
GO:0005694	CC	e	chromosome	26/2049	127/20656	0.00029223264073286153	5	26	0.015585740839085949	545, 2332, 5930, 5965, 6871, 7486, 8243, 8621, 8886, 8899, 9575, 9933, 10199, 10274, 11073, 23244, 51535, 51755, 54537, 55661, 55968, 79960, 80854, 83852, 84916, 114799
GO:0035869	CC	e	ciliary transition zone	10/2049	29/20656	0.0003076046746057513	2	10	0.015724478637678254	585, 6787, 26146, 27241, 51626, 65062, 79583, 80184, 84747, 90355
GO:0043657	CC	e	host cell	14/2049	51/20656	0.000322010848562784	3	14	0.015724478637678254	4927, 4928, 6993, 7514, 9397, 9631, 9818, 9972, 23165, 23279, 53371, 55746, 137492, 348995
GO:0008024	CC	e	cyclin/CDK positive transcription elongation factor complex	5/2049	8/20656	0.00041390206403387825	9	5	0.018211690817490644	904, 905, 5925, 8621, 51755
GO:0036396	CC	e	RNA N6-methyladenosine methyltransferase complex	5/2049	8/20656	0.00041390206403387825	5	5	0.018211690817490644	9589, 25962, 57721, 64783, 79872
GO:0044545	CC	e	NSL complex	4/2049	5/20656	0.00044459410241529796	8	4	0.019085015128071325	54934, 55683, 151050, 284058
GO:0030014	CC	e	CCR4-NOT complex	7/2049	16/20656	0.00047684967060996307	2	7	0.019982271911274642	4848, 4850, 9125, 9337, 55571, 57472, 246175
GO:0005794	CC	e	Golgi apparatus	132/2049	1003/20656	0.0007634031378075039	5	132	0.029208467881330583	48, 102, 382, 545, 636, 867, 2218, 2720, 2802, 3482, 3622, 4893, 4925, 5156, 5272, 5311, 5587, 5894, 6102, 6311, 6993, 7110, 7257, 7525, 8428, 8546, 8548, 8621, 8674, 8703, 8841, 8934, 9255, 9397, 9435, 9486, 9527, 9570, 9659, 9702, 9832, 9910, 10198, 10239, 10404, 10466, 10497, 10565, 11014, 11020, 11196, 11237, 11276, 11341, 22908, 22926, 23062, 23169, 23461, 23613, 23623, 25843, 25963, 26286, …
GO:0019908	CC	e	nuclear cyclin-dependent protein kinase holoenzyme complex	3/2049	3/20656	0.0009747969382171766	8	3	0.03574255440129648	8621, 51755, 56647
GO:0015030	CC	e	Cajal body	17/2049	74/20656	0.0011973209011231925	3	17	0.04300581195871059	2332, 4863, 7514, 8161, 9129, 9733, 9879, 10208, 10285, 23379, 25820, 51602, 55341, 79607, 79618, 96764, 677769
GO:0000408	CC	e	EKC/KEOPS complex	4/2049	6/20656	0.0012284979786298799	2	4	0.043243128847771775	51002, 55644, 84520, 112858
GO:0032391	CC	e	photoreceptor connecting cilium	11/2049	40/20656	0.0013592764382115805	3	11	0.04690836335788984	585, 9657, 10210, 55081, 55764, 57670, 57728, 65062, 80184, 90410, 167691
GO:0005615	CC	p	extracellular space	56/2049	1824/20656	3.100557749178821e-31	2	56	1.8189938795182417e-28	427, 686, 889, 1301, 1519, 2054, 2218, 2519, 2531, 3134, 3148, 3416, 3915, 4925, 5272, 5817, 6924, 7037, 7060, 7263, 7873, 8621, 8635, 8754, 9255, 9601, 9860, 10208, 10404, 10464, 10516, 10577, 10718, 11341, 23234, 23318, 51575, 51752, 54841, 55068, 55112, 55471, 57045, 57186, 65251, 79632, 80031, 80763, 85464, 96764, 120892, 196441, 203228, 254048, 406911, 406912
GO:0005576	CC	p	extracellular region	61/2049	1888/20656	1.0874620071040661e-30	2	61	4.784832831257891e-28	178, 427, 686, 1301, 1432, 1774, 1826, 2047, 2517, 2519, 2720, 2799, 2992, 3455, 3915, 4012, 4048, 4238, 5341, 5991, 6051, 6093, 6993, 7037, 7060, 7289, 7414, 7873, 8481, 8621, 8635, 8763, 10516, 10549, 10577, 10718, 23071, 23197, 25852, 25891, 50810, 50865, 51071, 51752, 54558, 55664, 56888, 64786, 79630, 79640, 79794, 80167, 80184, 81579, 89970, 90693, 139322, 205327, 374354, 387921, 389203
GO:0005886	CC	p	plasma membrane	272/2049	4638/20656	2.827710411325948e-28	3	272	9.953540647867337e-26	90, 92, 102, 108, 153, 157, 159, 382, 471, 657, 757, 800, 867, 889, 905, 965, 1002, 1317, 1459, 1500, 1608, 1826, 2047, 2054, 2059, 2339, 3134, 3455, 3480, 3482, 3597, 3622, 3643, 3655, 3717, 3781, 3845, 3987, 4012, 4139, 4179, 4193, 4238, 4301, 4325, 4534, 4638, 4690, 4799, 4848, 4882, 4893, 4925, 5130, 5156, 5290, 5311, 5341, 5395, 5547, 5576, 5586, 5587, 5770, 5795, 5817, 5867, 5876, 5894, 590…
GO:0005887	CC	p	integral component of plasma membrane	52/2049	1392/20656	4.683639781162391e-19	4	52	1.177600859263687e-16	90, 92, 108, 153, 965, 1002, 1317, 1826, 2047, 3455, 3480, 3482, 3643, 4012, 4179, 4325, 4882, 5156, 5311, 5793, 5795, 6259, 6302, 6533, 6566, 6567, 6574, 6868, 7037, 7220, 8082, 8763, 9019, 10203, 10718, 26011, 26503, 51201, 51283, 54822, 55361, 55366, 55848, 55851, 55973, 56131, 64924, 80031, 83464, 83941, 145389, 441027
GO:0016021	CC	p	integral component of membrane	246/2049	3661/20656	1.0945420474415614e-13	3	246	2.407992504371435e-11	22, 102, 657, 757, 788, 1355, 2054, 2531, 2681, 3455, 3781, 3930, 3998, 4238, 5817, 5825, 6259, 6309, 6533, 6566, 6567, 6646, 6683, 6745, 7844, 8034, 8417, 8703, 8754, 9037, 9117, 9166, 9236, 9435, 9486, 9498, 9527, 9554, 9570, 9687, 9766, 9789, 9843, 9856, 9860, 9936, 10184, 10206, 10613, 11014, 11231, 11236, 11237, 22908, 23080, 23169, 23200, 23223, 23333, 23461, 23478, 23484, 23505, 23544, 235…
GO:0062023	CC	p	collagen-containing extracellular matrix	6/2049	374/20656	1.2562062050737775e-10	3	6	2.0099299281180438e-08	1301, 3915, 3998, 5272, 7060, 10516
GO:0009897	CC	p	external side of plasma membrane	10/2049	382/20656	3.442148655911836e-08	3	10	4.660139718772947e-06	657, 3134, 3416, 3597, 3643, 3655, 5156, 7037, 9936, 55068
GO:0009986	CC	p	cell surface	26/2049	601/20656	3.563461163074085e-07	2	26	3.919807279381494e-05	92, 102, 965, 1756, 3134, 3416, 3482, 3655, 3781, 4179, 4325, 5795, 5817, 6868, 7037, 7046, 8499, 8674, 8754, 9019, 9255, 9601, 10979, 23071, 27152, 54495
GO:0042101	CC	p	T cell receptor complex	0/2049	137/20656	9.422352535303027e-07	5	0	8.728073927438593e-05
GO:0016324	CC	p	apical plasma membrane	11/2049	353/20656	1.4320669059667288e-06	4	11	0.00012602188772507214	5562, 6533, 6566, 6567, 6868, 10207, 64398, 64924, 128338, 133308, 154810
GO:0070062	CC	p	extracellular exosome	155/2049	2167/20656	2.8471620541439992e-06	6	155	0.0002386192959663542	48, 102, 143, 159, 204, 280, 382, 427, 471, 501, 644, 686, 965, 1500, 1573, 1977, 2047, 2059, 2517, 2519, 2618, 2673, 2720, 2799, 3336, 3416, 3482, 3643, 3915, 3998, 4048, 4179, 4482, 4893, 4899, 4925, 5094, 5189, 5272, 5311, 5519, 5547, 5576, 5721, 5793, 5795, 5867, 5906, 5908, 5912, 5981, 6051, 6102, 6251, 6566, 6683, 6697, 6714, 7037, 7060, 7296, 7414, 7511, 7525, 7832, 8202, 8411, 8417, 8428,…
GO:0031012	CC	p	extracellular matrix	5/2049	235/20656	4.566631849537261e-06	2	5	0.0003494466110950252	1301, 4325, 9860, 10516, 51144
GO:0072562	CC	p	blood microparticle	1/2049	145/20656	8.48224727599794e-06	2	1	0.0006220314669065157	7037
GO:0031225	CC	p	anchored component of membrane	0/2049	102/20656	3.8438823601031816e-05	3	0	0.0024161546263505715
GO:0005882	CC	p	intermediate filament	1/2049	116/20656	0.0001288190032897465	6	1	0.007557381526331795	11011
GO:0019814	CC	p	immunoglobulin complex	0/2049	84/20656	0.0003150568142067491	2	0	0.015724478637678254
GO:0008076	CC	p	voltage-gated potassium channel complex	0/2049	85/20656	0.000330571425905736	7	0	0.015724478637678254
GO:0045202	CC	p	synapse	21/2049	418/20656	0.00034955077331914235	3	21	0.01618972002741291	1756, 1826, 2332, 4193, 4857, 5599, 6198, 6566, 6645, 8546, 9373, 9863, 23011, 54464, 55219, 55740, 56131, 56888, 57492, 79608, 80208
GO:0042571	CC	p	immunoglobulin complex, circulating	0/2049	74/20656	0.0006894572065276654	3	0	0.028219643802062582
GO:0044297	CC	p	cell body	0/2049	76/20656	0.0007161355125420025	2	0	0.028645420501680098
GO:1903561	CC	p	extracellular vesicle	5/2049	172/20656	0.0007442677808873868	5	5	0.02910913987470668	7037, 7414, 10015, 406911, 406912
GO:0045095	CC	p	keratin filament	1/2049	95/20656	0.0008920408392140213	7	1	0.03340408248971655	1452
GO:0005515	MF	e	protein binding	1434/2049	12068/20656	6.587769780433342e-30	2	1434	2.794531940859824e-26	22, 48, 90, 92, 102, 143, 153, 157, 159, 178, 329, 382, 405, 406, 466, 501, 545, 571, 580, 585, 594, 595, 636, 644, 648, 657, 663, 694, 757, 800, 817, 831, 836, 867, 889, 892, 900, 902, 904, 905, 965, 1021, 1024, 1060, 1070, 1105, 1106, 1112, 1130, 1147, 1195, 1355, 1385, 1390, 1407, 1432, 1452, 1459, 1479, 1500, 1635, 1756, 1788, 1810, 1826, 1911, 1977, 1998, 2005, 2047, 2054, 2059, 2074, 2108, …
GO:0046872	MF	e	metal ion binding	379/2049	2323/20656	1.5079580832372883e-24	4	379	2.1322527296975257e-21	48, 90, 92, 102, 280, 580, 657, 1301, 1788, 2110, 2140, 2618, 2799, 2967, 3336, 3622, 3655, 3658, 3717, 3998, 4087, 4089, 4090, 4200, 4216, 4520, 4638, 4750, 4850, 5073, 5095, 5150, 5422, 5533, 5562, 5587, 5607, 5612, 5828, 5894, 5922, 5978, 5980, 6093, 6670, 6671, 6868, 7046, 7257, 7403, 7468, 7507, 7541, 7543, 7552, 7559, 7565, 7566, 7569, 7581, 7584, 7587, 7592, 7596, 7638, 7675, 7678, 7690, 7…
GO:0003677	MF	e	DNA binding	225/2049	1237/20656	5.518565111121604e-20	4	225	4.6819506402755684e-17	143, 406, 545, 904, 1060, 1105, 1106, 1390, 1407, 1774, 1788, 1810, 1911, 2005, 2074, 2961, 2963, 2969, 2976, 3148, 3150, 3622, 3660, 3930, 4087, 4089, 4172, 4361, 4520, 4798, 4801, 4925, 5087, 5378, 5395, 5422, 5451, 5612, 5926, 5927, 5965, 5980, 5981, 5991, 5994, 6047, 6095, 6596, 6619, 6654, 6832, 6871, 6925, 7003, 7024, 7073, 7110, 7112, 7257, 7270, 7486, 7543, 7565, 7566, 7569, 7570, 7581, 7…
GO:0003723	MF	e	RNA binding	225/2049	1391/20656	4.800302827349937e-14	4	225	3.3938140989364054e-11	48, 580, 831, 1106, 1479, 1977, 2332, 2961, 3148, 3189, 3336, 3658, 3930, 4048, 4799, 4850, 4857, 5073, 5094, 5586, 5770, 5832, 5930, 6311, 6429, 6434, 6596, 6627, 6632, 6645, 6729, 6730, 6832, 6894, 7019, 7037, 7072, 7073, 7257, 7514, 7706, 7756, 7873, 7913, 8087, 8148, 8243, 8446, 8621, 8635, 8715, 8731, 8761, 8880, 8886, 8895, 8899, 9129, 9169, 9188, 9337, 9410, 9601, 9669, 9716, 9733, 9879, 9…
GO:0005524	MF	e	ATP binding	206/2049	1475/20656	2.954184071677875e-07	8	206	0.00012531648832057545	22, 90, 92, 108, 157, 204, 545, 657, 817, 1021, 1024, 1105, 1106, 1147, 1195, 1432, 1452, 1459, 1608, 1768, 2047, 2074, 2241, 2585, 2618, 2729, 2868, 2963, 3141, 3336, 3416, 3480, 3643, 3717, 4139, 4172, 4214, 4216, 4292, 4638, 4750, 4882, 5000, 5095, 5156, 5189, 5190, 5290, 5378, 5395, 5562, 5586, 5587, 5599, 5607, 5825, 5832, 5884, 5894, 5965, 5981, 6059, 6093, 6198, 6240, 6259, 6596, 6683, 671…
GO:0004842	MF	e	ubiquitin-protein transferase activity	49/2049	232/20656	3.4383146657146883e-07	4	49	0.00013259391647237916	329, 580, 867, 4193, 4850, 5193, 5930, 6047, 6478, 7189, 7321, 7325, 7327, 7844, 8315, 8451, 8452, 8697, 10206, 10210, 10425, 10477, 11236, 23220, 25820, 25898, 26091, 26190, 26224, 26260, 27246, 27252, 51619, 55632, 57531, 64750, 79872, 83737, 83892, 89970, 92912, 115426, 140691, 149041, 151525, 165918, 220972, 257160, 257218
GO:0061630	MF	e	ubiquitin protein ligase activity	55/2049	287/20656	1.9751616110643503e-06	5	55	0.0006982196295112478	329, 867, 4193, 4799, 5469, 5930, 6478, 6596, 7189, 7706, 7844, 8315, 8452, 9443, 10206, 10210, 10425, 11236, 11237, 23220, 23304, 25820, 25898, 26046, 27246, 51283, 51320, 51444, 54708, 54778, 55167, 56888, 57531, 57820, 64682, 64750, 79018, 79872, 81790, 83737, 84085, 84246, 89122, 90025, 115426, 140691, 147339, 149041, 197131, 220972, 223082, 257218, 284996, 285671, 387921
GO:0004672	MF	e	protein kinase activity	42/2049	209/20656	1.102370396857492e-05	5	42	0.0035971194026688316	90, 157, 545, 595, 1024, 1147, 1452, 3717, 4214, 4638, 4750, 4882, 5156, 5562, 5586, 5607, 5894, 6093, 6198, 6714, 6789, 6872, 6885, 7046, 8428, 8491, 8621, 8737, 8899, 9175, 10746, 23049, 23678, 29110, 29904, 51755, 55681, 93627, 120892, 140901, 255967, 440275
GO:0008270	MF	e	zinc ion binding	120/2049	819/20656	1.2198602129706563e-05	6	120	0.0036961764453010883	329, 644, 648, 1635, 1756, 1911, 3416, 3987, 4012, 4048, 4193, 4214, 4306, 4325, 4548, 4799, 5193, 5229, 5770, 5876, 5927, 5930, 6047, 6051, 6095, 6478, 6596, 7189, 7570, 7637, 7748, 7756, 7994, 8315, 8411, 8554, 8609, 9063, 9104, 9205, 9325, 9960, 10206, 10425, 10600, 10713, 10802, 11043, 11236, 11237, 11238, 22880, 22992, 23140, 23174, 23220, 23304, 23318, 23408, 23410, 23515, 23567, 23613, 236…
GO:0017056	MF	e	structural constituent of nuclear pore	11/2049	28/20656	3.860860148783304e-05	2	11	0.010236105469461734	4927, 4928, 9631, 9818, 9972, 23165, 23279, 53371, 55746, 65109, 65110
GO:0017112	MF	e	Rab guanyl-nucleotide exchange factor activity	12/2049	33/20656	4.2642220073239244e-05	8	12	0.010640488091216522	9827, 27147, 55255, 55667, 57589, 57679, 57706, 81846, 117177, 140775, 201627, 203228
GO:0003712	MF	e	transcription coregulator activity	22/2049	90/20656	5.1402045298529664e-05	3	22	0.011973604100182687	694, 4664, 4848, 4863, 5469, 8148, 8544, 8554, 9044, 9063, 9282, 9404, 10138, 10891, 10915, 23389, 54856, 55578, 55818, 84246, 112950, 256643
GO:0004843	MF	e	thiol-dependent ubiquitin-specific protease activity	26/2049	115/20656	5.363000422052594e-05	5	26	0.011973604100182687	7398, 8665, 9101, 9960, 10010, 10600, 10617, 10713, 10987, 51029, 51377, 51633, 55230, 55432, 57478, 57646, 57695, 79184, 79868, 84196, 84640, 84749, 85015, 114803, 220213, 221302
GO:0003713	MF	e	transcription coactivator activity	44/2049	241/20656	7.48980349500749e-05	4	44	0.013813802793835555	329, 1810, 3148, 4863, 4928, 5469, 5927, 5994, 6871, 7994, 8202, 8204, 8464, 9282, 9325, 9439, 9443, 9792, 10001, 10138, 10600, 10891, 10915, 10987, 23076, 23210, 23411, 23506, 26039, 29117, 29915, 51741, 54904, 55749, 55835, 57492, 57826, 79960, 81550, 84159, 93624, 114803, 116931, 133746
GO:0000175	MF	e	3'-5'-exoribonuclease activity	11/2049	32/20656	0.0001595986291617795	8	11	0.02603913018862572	5073, 9337, 22894, 23357, 23404, 51010, 55218, 57472, 87178, 201626, 246175
GO:0004535	MF	e	poly(A)-specific ribonuclease activity	7/2049	14/20656	0.00017106535941585296	9	7	0.02687626869044623	4848, 5073, 9337, 57472, 201626, 246175, 255967
GO:0003729	MF	e	mRNA binding	37/2049	201/20656	0.0002006741173087618	5	37	0.030402128772277413	1479, 1719, 2332, 4857, 4928, 5094, 6429, 6434, 8087, 8563, 8880, 9716, 9933, 10146, 10432, 10492, 10656, 23351, 23424, 50804, 51585, 51631, 54439, 55421, 55802, 56478, 56919, 57187, 57510, 57721, 58155, 58517, 64783, 65109, 84081, 85463, 92906
GO:0004930	MF	p	G protein-coupled receptor activity	4/2049	741/20656	2.3890554675124346e-28	4	4	5.067186646593874e-25	153, 10203, 27239, 83941
GO:0004984	MF	p	olfactory receptor activity	0/2049	427/20656	4.6704997654663e-20	4	0	4.6819506402755684e-17
GO:1903231	MF	p	mRNA binding involved in posttranscriptional gene silencing	3/2049	274/20656	2.6941916269446705e-09	6	3	1.461455402720162e-06	406911, 406912, 693158
GO:0005509	MF	p	calcium ion binding	28/2049	708/20656	2.756162947138448e-09	5	28	1.461455402720162e-06	663, 867, 1002, 1070, 1608, 4925, 5311, 5723, 5955, 7060, 8904, 9104, 9695, 10497, 10516, 10627, 23007, 23140, 25891, 29904, 50618, 56131, 64800, 79888, 80267, 81579, 85021, 221154
GO:0005125	MF	p	cytokine activity	1/2049	188/20656	1.07239967630071e-07	5	1	5.0545771409640136e-05	9255
GO:0030246	MF	p	carbohydrate binding	3/2049	173/20656	3.149765189087627e-05	2	3	0.00890753595473981	6675, 9936, 374378
GO:0003823	MF	p	antigen binding	1/2049	124/20656	5.900325265427882e-05	2	1	0.012385069303229336	10210
GO:0005179	MF	p	hormone activity	0/2049	100/20656	6.131222427341256e-05	5	0	0.012385069303229336
GO:0004888	MF	p	transmembrane signaling receptor activity	2/2049	147/20656	7.033668047001844e-05	3	2	0.013562190843355373	6259, 55366
GO:0005549	MF	p	odorant binding	0/2049	96/20656	9.225593016929553e-05	2	0	0.016306235657422983
GO:0005201	MF	p	extracellular matrix structural constituent	2/2049	137/20656	0.00014098541241180598	2	2	0.023922404778035238	1301, 3915
GO:0051015	MF	p	actin filament binding	6/2049	206/20656	0.00022797824896040285	5	6	0.0326123396750502	4301, 7168, 8727, 10979, 54942, 55219
GO:0008201	MF	p	heparin binding	4/2049	168/20656	0.00023634555891403506	4	4	0.0326123396750502	1301, 7060, 7756, 51144
GO:0004252	MF	p	serine-type endopeptidase activity	4/2049	169/20656	0.00023832685759701938	6	4	0.0326123396750502	5550, 7174, 23478, 84236
GO:0030594	MF	p	neurotransmitter receptor activity	0/2049	82/20656	0.00030168778372380485	3	0	0.03999248682988688
GO:0003735	MF	p	structural constituent of ribosome	6/2049	202/20656	0.00031683062540199325	2	6	0.04072713675621986	9801, 10240, 28977, 56945, 64432, 64969
