## Supplementary material for "Genetic and environmental regulation of caudate nucleus transcriptome: insight into schizophrenia risk and the dopamine system": Data S6: module3_genes.csv

gene_id	gene_name
ENSG00000278267.1	MIR6859-1
ENSG00000279457.3	FO538757.1
ENSG00000188976.10	NOC2L
ENSG00000187608.8	ISG15
ENSG00000188157.13	AGRN
ENSG00000131591.17	C1orf159
ENSG00000078808.16	SDF4
ENSG00000176022.4	B3GALT6
ENSG00000160087.20	UBE2J2
ENSG00000230415.1	RP5-902P8.10
ENSG00000162572.19	SCNN1D
ENSG00000169972.11	PUSL1
ENSG00000127054.19	CPSF3L
ENSG00000240731.1	RP5-890O3.9
ENSG00000224051.6	CPTP
ENSG00000221978.11	CCNL2
ENSG00000224870.6	RP4-758J18.2
ENSG00000197785.13	ATAD3A
ENSG00000197530.12	MIB2
ENSG00000248333.8	CDK11B
ENSG00000189339.11	SLC35E2B
ENSG00000008130.15	NADK
ENSG00000157916.19	RER1
ENSG00000157911.9	PEX10
ENSG00000149527.17	PLCH2
ENSG00000157881.13	PANK4
ENSG00000157870.14	FAM213B
ENSG00000116213.15	WRAP73
ENSG00000227372.11	TP73-AS1
ENSG00000116198.12	CEP104
ENSG00000204859.12	ZBTB48
ENSG00000116273.5	PHF13
ENSG00000041988.15	THAP3
ENSG00000269978.1	RP11-338N10.3
ENSG00000049239.12	H6PD
ENSG00000171621.13	SPSB1
ENSG00000188807.12	TMEM201
ENSG00000160049.11	DFFA
ENSG00000142655.12	PEX14
ENSG00000171824.13	EXOSC10
ENSG00000120942.13	UBIAD1
ENSG00000204624.7	DISP3
ENSG00000116670.14	MAD2L2
ENSG00000177000.10	MTHFR
ENSG00000011021.21	CLCN6
ENSG00000116685.15	KIAA2013
ENSG00000116691.10	MIIP
ENSG00000189337.16	KAZN
ENSG00000132906.17	CASP9
ENSG00000116138.12	DNAJC16
ENSG00000065526.10	SPEN
ENSG00000116809.11	ZBTB17
ENSG00000215908.9	CROCCP2
ENSG00000058453.16	CROCC
ENSG00000207389.1	RNU1-4
ENSG00000207005.1	RNU1-2
ENSG00000179051.13	RCC2
ENSG00000117154.11	IGSF21
ENSG00000127481.14	UBR4
ENSG00000127463.13	EMC1
ENSG00000040487.12	PQLC2
ENSG00000169914.5	OTUD3
ENSG00000090432.6	MUL1
ENSG00000117298.14	ECE1
ENSG00000236810.5	TCEB3-AS1
ENSG00000133226.16	SRRM1
ENSG00000117616.17	RSRP1
ENSG00000117682.16	DHDDS
ENSG00000117713.18	ARID1A
ENSG00000142751.14	GPN2
ENSG00000198746.12	GPATCH3
ENSG00000186501.14	TMEM222
ENSG00000126705.13	AHDC1
ENSG00000252947.1	SCARNA1
ENSG00000158156.7	XKR8
ENSG00000228589.3	SPCS2P4
ENSG00000130772.13	MED18
ENSG00000200087.1	SNORA73B
ENSG00000266580.1	MIR4254
ENSG00000121775.17	TMEM39B
ENSG00000160051.11	IQCC
ENSG00000160055.19	TMEM234
ENSG00000162522.10	KIAA1522
ENSG00000160094.14	ZNF362
ENSG00000222112.1	RN7SKP16
ENSG00000116863.10	ADPRHL2
ENSG00000196182.10	STK40
ENSG00000163873.9	GRIK3
ENSG00000228436.2	RP5-864K19.4
ENSG00000066136.20	NFYC
ENSG00000198198.14	SZT2
ENSG00000178922.16	HYI
ENSG00000178028.13	DMAP1
ENSG00000126106.13	TMEM53
ENSG00000126107.14	HECTD3
ENSG00000132781.17	MUTYH
ENSG00000132763.14	MMACHC
ENSG00000132780.16	NASP
ENSG00000086015.20	MAST2
ENSG00000132128.16	LRRC41
ENSG00000117862.11	TXNDC12
ENSG00000154222.14	CC2D1B
ENSG00000162385.10	MAGOH
ENSG00000058799.13	YIPF1
ENSG00000162396.5	PARS2
ENSG00000234518.2	PTGES3P1
ENSG00000211575.3	MIR760
ENSG00000188641.12	DPYD
ENSG00000143093.14	STRIP1
ENSG00000155363.18	MOV10
ENSG00000118655.4	DCLRE1B
ENSG00000277918.1	U1
ENSG00000186364.11	NUDT17
ENSG00000131788.15	PIAS3
ENSG00000273768.1	U1
ENSG00000143368.9	SF3B4
ENSG00000023902.13	PLEKHO1
ENSG00000143374.15	TARS2
ENSG00000143379.12	SETDB1
ENSG00000143458.11	GABPB2
ENSG00000163156.11	SCNM1
ENSG00000163155.11	LYSMD1
ENSG00000163159.11	VPS72
ENSG00000143373.17	ZNF687
ENSG00000143442.21	POGZ
ENSG00000249602.1	RP11-98D18.3
ENSG00000160679.12	CHTOP
ENSG00000143624.13	INTS3
ENSG00000160741.16	CRTC2
ENSG00000143515.16	ATP8B2
ENSG00000163348.3	PYGO2
ENSG00000160688.18	FLAD1
ENSG00000160685.13	ZBTB7B
ENSG00000143537.13	ADAM15
ENSG00000169242.11	EFNA1
ENSG00000177628.15	GBA
ENSG00000160767.20	FAM189B
ENSG00000116521.10	SCAMP3
ENSG00000176444.18	CLK2
ENSG00000160789.19	LMNA
ENSG00000160785.13	SLC25A44
ENSG00000160783.19	PMF1
ENSG00000198715.11	GLMP
ENSG00000143303.11	RRNAD1
ENSG00000143294.14	PRCC
ENSG00000162736.15	NCSTN
ENSG00000158793.13	NIT1
ENSG00000158796.16	DEDD
ENSG00000143258.15	USP21
ENSG00000081721.11	DUSP12
ENSG00000198771.10	RCSD1
ENSG00000117523.15	PRRC2C
ENSG00000010165.19	METTL13
ENSG00000252906.1	SCARNA3
ENSG00000116260.16	QSOX1
ENSG00000230124.6	ACBD6
ENSG00000023572.8	GLRX2
ENSG00000162702.7	ZNF281
ENSG00000174307.6	PHLDA3
ENSG00000134369.15	NAV1
ENSG00000117139.16	KDM5B
ENSG00000163485.15	ADORA1
ENSG00000143842.14	SOX13
ENSG00000198625.12	MDM4
ENSG00000117594.9	HSD11B1
ENSG00000163050.16	ADCK3
ENSG00000081692.12	JMJD4
ENSG00000143793.12	C1orf35
ENSG00000154370.14	TRIM11
ENSG00000143641.9	GALNT2
ENSG00000175137.10	SH3BP5L
ENSG00000171161.12	ZNF672
ENSG00000171163.15	ZNF692
ENSG00000171853.15	TRAPPC12
ENSG00000234171.2	RNASEH1-AS1
ENSG00000115756.12	HPCAL1
ENSG00000206633.1	SNORA80B
ENSG00000239899.3	RN7SL674P
ENSG00000138101.18	DTNB
ENSG00000119777.18	TMEM214
ENSG00000138030.12	KHK
ENSG00000138073.13	PREB
ENSG00000084774.13	CAD
ENSG00000163794.6	UCN
ENSG00000115204.14	MPV17
ENSG00000115211.15	EIF2B4
ENSG00000163795.13	ZNF513
ENSG00000115241.10	PPM1G
ENSG00000115216.13	NRBP1
ENSG00000138002.14	IFT172
ENSG00000162961.13	DPY30
ENSG00000119812.18	FAM98A
ENSG00000068724.15	TTC7A
ENSG00000162929.13	KIAA1841
ENSG00000228305.2	AC016734.2
ENSG00000187605.15	TET3
ENSG00000005448.16	WDR54
ENSG00000239779.6	WBP1
ENSG00000115275.11	MOGS
ENSG00000115317.11	HTRA2
ENSG00000200488.1	RN7SKP203
ENSG00000115459.17	ELMOD3
ENSG00000068654.15	POLR1A
ENSG00000208772.1	SNORD94
ENSG00000231351.2	AC111200.7
ENSG00000266931.1	RP11-1252D15.1
ENSG00000115041.12	KCNIP3
ENSG00000272913.1	RP11-440D17.3
ENSG00000186281.12	GPAT2
ENSG00000168763.15	CNNM3
ENSG00000144218.18	AFF3
ENSG00000212283.1	SNORD89
ENSG00000269707.1	RP11-13J10.1
ENSG00000135966.12	TGFBRAP1
ENSG00000071051.13	NCK2
ENSG00000146556.14	WASH2P
ENSG00000226479.3	TMEM185B
ENSG00000163161.12	ERCC3
ENSG00000272667.1	RP11-395A13.2
ENSG00000136715.17	SAP130
ENSG00000136731.12	UGGT1
ENSG00000136699.19	SMPD4
ENSG00000072135.12	PTPN18
ENSG00000173272.14	MZT2A
ENSG00000152117.17	AC093838.4
ENSG00000176771.15	NCKAP5
ENSG00000123636.17	BAZ2B
ENSG00000228222.1	AC074363.1
ENSG00000138382.14	METTL5
ENSG00000115806.12	GORASP2
ENSG00000206965.1	RNU6-5P
ENSG00000215973.1	MIR933
ENSG00000204253.4	HNRNPCP2
ENSG00000115568.15	ZNF142
ENSG00000074582.12	BCS1L
ENSG00000163481.7	RNF25
ENSG00000135912.10	TTLL4
ENSG00000115596.3	WNT6
ENSG00000115649.15	CNPPD1
ENSG00000158552.12	ZFAND2B
ENSG00000163516.13	ANKZF1
ENSG00000123992.18	DNPEP
ENSG00000072195.14	SPEG
ENSG00000144591.18	GMPPA
ENSG00000123989.13	CHPF
ENSG00000188760.10	TMEM198
ENSG00000124006.14	OBSL1
ENSG00000144589.20	STK11IP
ENSG00000237039.1	AC018738.2
ENSG00000156966.6	B3GNT7
ENSG00000144524.17	COPS7B
ENSG00000144535.19	DIS3L2
ENSG00000077044.10	DGKD
ENSG00000130147.15	SH3BP4
ENSG00000068024.16	HDAC4
ENSG00000142327.11	RNPEPL1
ENSG00000142330.19	CAPN10
ENSG00000122085.16	MTERF4
ENSG00000006607.13	FARP2
ENSG00000168397.16	ATG4B
ENSG00000168395.15	ING5
ENSG00000180902.17	D2HGDH
ENSG00000168137.15	SETD5
ENSG00000156983.15	BRPF1
ENSG00000114026.21	OGG1
ENSG00000171135.13	JAGN1
ENSG00000197548.12	ATG7
ENSG00000144712.11	CAND2
ENSG00000132182.11	NUP210
ENSG00000263740.2	RN7SL4P
ENSG00000230409.3	TCEA1P2
ENSG00000060971.17	ACAA1
ENSG00000114745.13	GORASP1
ENSG00000160799.11	CCDC12
ENSG00000076201.14	PTPN23
ENSG00000164048.13	ZNF589
ENSG00000164051.13	CCDC51
ENSG00000178467.17	P4HTM
ENSG00000178057.14	NDUFAF3
ENSG00000172046.18	USP19
ENSG00000177352.9	CCDC71
ENSG00000164068.15	RNF123
ENSG00000173540.12	GMPPB
ENSG00000182179.11	UBA7
ENSG00000004534.14	RBM6
ENSG00000003756.16	RBM5
ENSG00000214706.10	IFRD2
ENSG00000114388.12	NPRL2
ENSG00000114395.10	CYB561D2
ENSG00000126062.3	TMEM115
ENSG00000259956.1	RBM15B
ENSG00000164081.12	TEX264
ENSG00000114767.6	RRP9
ENSG00000041880.14	PARP3
ENSG00000248487.8	ABHD14A
ENSG00000164088.17	PPM1M
ENSG00000168237.17	GLYCTK
ENSG00000136068.14	FLNB
ENSG00000163686.14	ABHD6
ENSG00000151276.23	MAGI1
ENSG00000163602.9	RYBP
ENSG00000269028.3	MTRNR2L12
ENSG00000243701.5	DUBR
ENSG00000070476.14	ZXDC
ENSG00000114554.11	PLXNA1
ENSG00000163870.14	TPRA1
ENSG00000114626.17	ABTB1
ENSG00000207088.1	SNORA7B
ENSG00000004399.12	PLXND1
ENSG00000241627.3	UBQLN4P1
ENSG00000213178.3	RP11-641D5.1
ENSG00000169760.17	NLGN1
ENSG00000214192.3	UBE2V1P2
ENSG00000201229.1	SNORA63
ENSG00000161202.17	DVL3
ENSG00000161204.11	ABCF3
ENSG00000214160.9	ALG3
ENSG00000163882.9	POLR2H
ENSG00000090539.15	CHRD
ENSG00000073849.14	ST6GAL1
ENSG00000228109.1	MFI2-AS1
ENSG00000186001.12	LRCH3
ENSG00000234742.1	AC144530.1
ENSG00000174227.15	PIGG
ENSG00000215375.6	MYL5
ENSG00000178950.16	GAK
ENSG00000127419.16	TMEM175
ENSG00000145214.13	DGKQ
ENSG00000127415.12	IDUA
ENSG00000090316.15	MAEA
ENSG00000168924.14	LETM1
ENSG00000249784.1	SCARNA22
ENSG00000185049.13	NELFA
ENSG00000243449.6	C4orf48
ENSG00000123933.15	MXD4
ENSG00000159733.13	ZFYVE28
ENSG00000125386.15	FAM193A
ENSG00000109736.14	MFSD10
ENSG00000249673.6	NOP14-AS1
ENSG00000087269.15	NOP14
ENSG00000159788.18	RGS12
ENSG00000261643.1	RP11-529E10.6
ENSG00000109519.12	GRPEL1
ENSG00000184985.16	SORCS2
ENSG00000087008.15	ACOX3
ENSG00000109689.14	STIM2
ENSG00000249936.3	RAC1P2
ENSG00000212588.1	SNORA26
ENSG00000184178.15	SCFD2
ENSG00000134851.12	TMEM165
ENSG00000266421.3	MIR4451
ENSG00000207524.1	RNU6-33P
ENSG00000168785.7	TSPAN5
ENSG00000109320.11	NFKB1
ENSG00000138686.9	BBS7
ENSG00000179967.11	PPP1R14BP3
ENSG00000151612.15	ZNF827
ENSG00000164167.9	LSM6
ENSG00000164168.7	TMEM184C
ENSG00000109686.17	SH3D19
ENSG00000250350.1	RP11-731D1.3
ENSG00000180104.15	EXOC3
ENSG00000249908.2	BRD9P2
ENSG00000028310.17	BRD9
ENSG00000049656.13	CLPTM1L
ENSG00000183666.16	GUSBP1
ENSG00000082213.17	C5orf22
ENSG00000113407.13	TARS
ENSG00000082068.8	WDR70
ENSG00000198237.8	RP11-98J23.2
ENSG00000253333.1	RP11-497H16.8
ENSG00000215630.6	GUSBP9
ENSG00000238961.1	SNORA47
ENSG00000245556.2	SCAMP1-AS1
ENSG00000201955.1	RNY3P1
ENSG00000247121.6	CTD-2260A17.2
ENSG00000168916.15	ZNF608
ENSG00000146021.14	KLHL3
ENSG00000250159.6	RP11-381K20.2
ENSG00000120725.12	SIL1
ENSG00000252213.1	SNORA74
ENSG00000200959.1	SNORA74A
ENSG00000113070.7	HBEGF
ENSG00000213523.10	SRA1
ENSG00000113108.18	APBB3
ENSG00000176087.14	SLC35A4
ENSG00000081791.8	KIAA0141
ENSG00000276365.1	MIR145
ENSG00000113716.12	HMGXB3
ENSG00000070814.17	TCOF1
ENSG00000086589.11	RBM22
ENSG00000145901.14	TNIP1
ENSG00000275765.5	RP11-54C4.3
ENSG00000082516.8	GEMIN5
ENSG00000229119.3	CTB-63M22.1
ENSG00000072786.12	STK10
ENSG00000174705.12	SH3PXD2B
ENSG00000212402.1	SNORA74B
ENSG00000146083.11	RNF44
ENSG00000048140.17	TSPAN17
ENSG00000198055.10	GRK6
ENSG00000131188.11	PRR7
ENSG00000146067.15	FAM193B
ENSG00000027847.13	B4GALT7
ENSG00000175309.14	PHYKPL
ENSG00000253144.1	RP11-281O15.7
ENSG00000176783.14	RUFY1
ENSG00000161021.11	MAML1
ENSG00000161013.16	MGAT4B
ENSG00000161010.14	C5orf45
ENSG00000113269.13	RNF130
ENSG00000248367.1	CTB-129O4.1
ENSG00000146063.18	TRIM41
ENSG00000248275.1	TRIM52-AS1
ENSG00000137266.14	SLC22A23
ENSG00000201185.1	RNA5SP202
ENSG00000206702.1	RNU1-11P
ENSG00000008083.13	JARID2
ENSG00000137177.19	KIF13A
ENSG00000214975.4	PPIAP29
ENSG00000277224.2	HIST1H2BF
ENSG00000112763.15	BTN2A1
ENSG00000234127.8	TRIM26
ENSG00000280128.1	XXbac-BPG283O16.9
ENSG00000204569.9	PPP1R10
ENSG00000137343.17	ATAT1
ENSG00000204564.11	C6orf136
ENSG00000204560.9	DHX16
ENSG00000137337.14	MDC1
ENSG00000137411.16	VARS2
ENSG00000198563.13	DDX39B
ENSG00000204498.10	NFKBIL1
ENSG00000200816.1	SNORA38
ENSG00000204439.3	C6orf47
ENSG00000204438.10	GPANK1
ENSG00000204394.12	VARS
ENSG00000204351.11	SKIV2L
ENSG00000204348.9	DXO
ENSG00000204344.14	STK19
ENSG00000168477.17	TNXB
ENSG00000213676.10	ATF6B
ENSG00000204304.11	PBX2
ENSG00000204248.10	COL11A2
ENSG00000204231.10	RXRB
ENSG00000112473.17	SLC39A7
ENSG00000223501.8	VPS52
ENSG00000235863.3	B3GALT4
ENSG00000227057.8	WDR46
ENSG00000204209.10	DAXX
ENSG00000030110.12	BAK1
ENSG00000161904.11	LEMD2
ENSG00000186577.12	C6orf1
ENSG00000064999.13	ANKS1A
ENSG00000065029.14	ZNF76
ENSG00000112033.13	PPARD
ENSG00000096063.15	SRPK1
ENSG00000096070.19	BRPF3
ENSG00000065491.8	TBC1D22B
ENSG00000137200.12	CMTR1
ENSG00000124615.17	MOCS1
ENSG00000137166.14	FOXP4
ENSG00000137218.10	FRS3
ENSG00000181524.6	RPL24P4
ENSG00000044090.8	CUL7
ENSG00000137171.14	KLC4
ENSG00000112658.7	SRF
ENSG00000124574.14	ABCC10
ENSG00000172432.18	GTPBP2
ENSG00000124688.13	MAD2L1BP
ENSG00000124608.4	AARS2
ENSG00000096401.7	CDC5L
ENSG00000281446.1	AL139333.1
ENSG00000203875.10	SNHG5
ENSG00000132424.14	PNISR
ENSG00000112365.4	ZBTB24
ENSG00000196569.11	LAMA2
ENSG00000200534.1	SNORA33
ENSG00000260418.1	RP3-406A7.7
ENSG00000164442.9	CITED2
ENSG00000215712.10	TMEM242
ENSG00000175048.16	ZDHHC14
ENSG00000207392.1	SNORA20
ENSG00000112592.13	TBP
ENSG00000071994.10	PDCD2
ENSG00000177706.8	FAM20C
ENSG00000164818.15	DNAAF5
ENSG00000105963.13	ADAP1
ENSG00000146540.14	C7orf50
ENSG00000164877.18	MICALL2
ENSG00000164880.15	INTS1
ENSG00000198517.9	MAFK
ENSG00000002822.15	MAD1L1
ENSG00000106268.15	NUDT1
ENSG00000106266.9	SNX8
ENSG00000106263.17	EIF3B
ENSG00000106009.15	BRAT1
ENSG00000106012.17	IQCE
ENSG00000136295.14	TTYH3
ENSG00000164916.10	FOXK1
ENSG00000242802.6	AP5Z1
ENSG00000157927.16	RADIL
ENSG00000196204.11	RNF216P1
ENSG00000157954.14	WIPI2
ENSG00000164638.10	SLC29A4
ENSG00000182095.14	TNRC18
ENSG00000106305.9	AIMP2
ENSG00000207217.1	SNORA42
ENSG00000178397.12	FAM220A
ENSG00000146576.12	C7orf26
ENSG00000236609.3	ZNF853
ENSG00000205903.6	ZNF316
ENSG00000233476.3	EEF1A1P6
ENSG00000225264.3	ZNRF2P2
ENSG00000164610.8	RP9
ENSG00000122547.10	EEPD1
ENSG00000233225.3	AC004987.9
ENSG00000136279.19	DBNL
ENSG00000122678.15	POLM
ENSG00000106628.10	POLD2
ENSG00000136271.10	DDX56
ENSG00000136270.13	TBRG4
ENSG00000206838.1	SNORA5A
ENSG00000106078.17	COBL
ENSG00000207344.1	SNORA22
ENSG00000206634.1	SNORA22
ENSG00000169919.16	GUSB
ENSG00000126522.16	ASL
ENSG00000231234.2	SKP1P1
ENSG00000243335.8	KCTD7
ENSG00000226824.6	RP4-756H11.3
ENSG00000067601.7	PMS2P4
ENSG00000158321.15	AUTS2
ENSG00000196313.11	POM121
ENSG00000106133.17	NSUN5P2
ENSG00000130305.16	NSUN5
ENSG00000176428.5	VPS37D
ENSG00000176410.7	DNAJC30
ENSG00000049541.10	RFC2
ENSG00000006704.10	GTF2IRD1
ENSG00000277072.4	STAG3L2
ENSG00000274523.4	RCC1L
ENSG00000272391.5	POM121C
ENSG00000127957.16	PMS2P3
ENSG00000127948.14	POR
ENSG00000135164.18	DMTF1
ENSG00000157259.6	GATAD1
ENSG00000127920.5	GNG11
ENSG00000127922.9	SHFM1
ENSG00000183444.10	OR7E38P
ENSG00000205356.9	TECPR1
ENSG00000164713.9	BRI3
ENSG00000196367.12	TRRAP
ENSG00000266019.1	MIR3609
ENSG00000198742.9	SMURF1
ENSG00000160917.14	CPSF4
ENSG00000160908.14	ZNF394
ENSG00000166529.14	ZSCAN21
ENSG00000166508.17	MCM7
ENSG00000106290.14	TAF6
ENSG00000214309.4	MBLAC1
ENSG00000146826.15	C7orf43
ENSG00000078319.8	PMS2P1
ENSG00000106351.12	AGFG2
ENSG00000106330.11	MOSPD3
ENSG00000146830.9	GIGYF1
ENSG00000087087.18	SRRT
ENSG00000257923.9	CUX1
ENSG00000128563.13	PRKRIP1
ENSG00000160993.3	ALKBH4
ENSG00000161036.11	LRWD1
ENSG00000091127.13	PUS7
ENSG00000179562.2	GCC1
ENSG00000128596.16	CCDC136
ENSG00000182158.14	CREB3L2
ENSG00000133597.9	ADCK2
ENSG00000197448.13	GSTK1
ENSG00000159840.15	ZYX
ENSG00000202354.1	RNY3
ENSG00000201098.1	RNY1
ENSG00000170265.11	ZNF282
ENSG00000196453.7	ZNF777
ENSG00000133624.13	ZNF767P
ENSG00000133619.17	KRBA1
ENSG00000106479.10	ZNF862
ENSG00000204934.10	ATP6V0E2-AS1
ENSG00000279536.1	RP11-445N20.2
ENSG00000127399.14	LRRC61
ENSG00000196456.10	ZNF775
ENSG00000197150.12	ABCB8
ENSG00000164897.12	TMUB1
ENSG00000133612.18	AGAP3
ENSG00000033100.15	CHPF2
ENSG00000055609.17	KMT2C
ENSG00000158863.21	FAM160B2
ENSG00000275074.1	NUDT18
ENSG00000120896.13	SORBS3
ENSG00000147457.13	CHMP7
ENSG00000104228.12	TRIM35
ENSG00000239039.1	SNORD13
ENSG00000232024.2	LSM12P1
ENSG00000104221.12	BRF2
ENSG00000175324.9	LSM1
ENSG00000169490.16	TM2D2
ENSG00000158669.11	GPAT4
ENSG00000104365.13	IKBKB
ENSG00000228801.5	RP11-110G21.1
ENSG00000242970.2	AC068522.4
ENSG00000171316.11	CHD7
ENSG00000179041.3	RRS1
ENSG00000175606.10	TMEM70
ENSG00000091656.15	ZFHX4
ENSG00000164758.7	MED30
ENSG00000177570.13	SAMD12
ENSG00000183665.5	TRMT12
ENSG00000170873.18	MTSS1
ENSG00000147724.11	FAM135B
ENSG00000167632.14	TRAPPC9
ENSG00000259891.1	CTA-204B4.2
ENSG00000123908.11	AGO2
ENSG00000171045.14	TSNARE1
ENSG00000181790.10	ADGRB1
ENSG00000234616.8	JRK
ENSG00000130193.7	THEM6
ENSG00000250571.6	GLI4
ENSG00000158106.13	RHPN1
ENSG00000014164.6	ZC3H3
ENSG00000104529.17	EEF1D
ENSG00000179886.5	TIGD5
ENSG00000104524.13	PYCRL
ENSG00000104522.15	TSTA3
ENSG00000180900.17	SCRIB
ENSG00000178685.13	PARP10
ENSG00000178814.16	OPLAH
ENSG00000179526.16	SHARPIN
ENSG00000235173.6	HGH1
ENSG00000179832.17	MROH1
ENSG00000185122.10	HSF1
ENSG00000185000.10	DGAT1
ENSG00000185803.8	SLC52A2
ENSG00000071894.15	CPSF1
ENSG00000160948.13	VPS28
ENSG00000187954.12	CYHR1
ENSG00000160972.9	PPP1R16A
ENSG00000160957.12	RECQL4
ENSG00000265393.1	CTD-2517M22.17
ENSG00000160959.7	LRRC14
ENSG00000254402.6	LRRC24
ENSG00000213563.6	C8orf82
ENSG00000147799.11	ARHGAP39
ENSG00000198169.8	ZNF251
ENSG00000196378.11	ZNF34
ENSG00000170619.9	COMMD5
ENSG00000265735.2	RN7SL5P
ENSG00000236739.3	CLIC4P1
ENSG00000165271.16	NOL6
ENSG00000147955.16	SIGMAR1
ENSG00000005238.19	FAM214B
ENSG00000107140.15	TESK1
ENSG00000137103.16	TMEM8B
ENSG00000159921.14	GNE
ENSG00000168795.4	ZBTB5
ENSG00000107338.9	SHB
ENSG00000229422.1	RP11-262H14.5
ENSG00000165121.11	RP11-213G2.3
ENSG00000123975.4	CKS2
ENSG00000185963.13	BICD2
ENSG00000165233.17	CARD19
ENSG00000165238.16	WNK2
ENSG00000197724.10	PHF2
ENSG00000269929.1	RP11-2B6.2
ENSG00000148120.15	C9orf3
ENSG00000274115.1	MIR6081
ENSG00000207563.1	MIR23B
ENSG00000207864.3	MIR27B
ENSG00000165138.17	ANKS6
ENSG00000119509.12	INVS
ENSG00000148143.12	ZNF462
ENSG00000119321.8	FKBP15
ENSG00000136875.12	PRPF4
ENSG00000119431.9	HDHD3
ENSG00000138835.22	RGS3
ENSG00000106948.16	AKNA
ENSG00000136861.17	CDK5RAP2
ENSG00000119403.13	PHF19
ENSG00000136935.13	GOLGA1
ENSG00000136895.18	GARNL3
ENSG00000136856.17	SLC2A8
ENSG00000196152.10	ZNF79
ENSG00000148356.13	LRSAM1
ENSG00000187024.13	PTRH1
ENSG00000136807.12	CDK9
ENSG00000136877.14	FPGS
ENSG00000136840.18	ST6GALNAC4
ENSG00000136908.17	DPM2
ENSG00000171169.8	NAIF1
ENSG00000148337.20	CIZ1
ENSG00000167110.16	GOLGA2
ENSG00000175854.11	SWI5
ENSG00000167113.10	COQ4
ENSG00000167114.12	SLC27A4
ENSG00000223551.1	TMSB4XP4
ENSG00000167118.10	URM1
ENSG00000136811.16	ODF2
ENSG00000119392.14	GLE1
ENSG00000160446.18	ZDHHC12
ENSG00000167136.6	ENDOG
ENSG00000198917.12	C9orf114
ENSG00000171097.13	KYAT1
ENSG00000175283.7	DOLK
ENSG00000095319.14	NUP188
ENSG00000148343.18	FAM73B
ENSG00000167130.17	DOLPP1
ENSG00000095321.16	CRAT
ENSG00000148335.14	NTMT1
ENSG00000148331.11	ASB6
ENSG00000136878.12	USP20
ENSG00000097007.17	ABL1
ENSG00000126883.16	NUP214
ENSG00000160539.4	PLPP7
ENSG00000130714.15	POMT1
ENSG00000160563.13	MED27
ENSG00000125484.11	GTF3C4
ENSG00000148308.17	GTF3C5
ENSG00000148296.6	SURF6
ENSG00000148297.15	MED22
ENSG00000148300.11	REXO4
ENSG00000160323.18	ADAMTS13
ENSG00000160325.14	CACFD1
ENSG00000160326.13	SLC2A6
ENSG00000197859.9	ADAMTSL2
ENSG00000235106.9	LINC00094
ENSG00000169925.16	BRD3
ENSG00000196363.9	WDR5
ENSG00000221676.1	RNU6ATAC
ENSG00000122140.10	MRPS2
ENSG00000165661.16	QSOX2
ENSG00000160360.11	GPSM1
ENSG00000165684.4	SNAPC4
ENSG00000165689.16	SDCCAG3
ENSG00000165688.11	PMPCA
ENSG00000148384.12	INPP5E
ENSG00000148396.18	SEC16A
ENSG00000148400.9	NOTCH1
ENSG00000172889.15	EGFL7
ENSG00000165716.10	FAM69B
ENSG00000233016.6	SNHG7
ENSG00000228544.1	CCDC183-AS1
ENSG00000232434.2	C9orf172
ENSG00000127191.17	TRAF2
ENSG00000214402.6	LCNL1
ENSG00000186193.8	SAPCD2
ENSG00000197355.10	UAP1L1
ENSG00000177239.14	MAN1B1
ENSG00000176248.8	ANAPC2
ENSG00000212864.3	RNF208
ENSG00000187609.15	EXD3
ENSG00000188747.8	NOXA1
ENSG00000130653.15	PNPLA7
ENSG00000148399.12	DPH7
ENSG00000197070.13	ARRDC1
ENSG00000203993.4	ARRDC1-AS1
ENSG00000181090.18	EHMT1
ENSG00000225140.1	RP11-809C18.3
ENSG00000134461.15	ANKRD16
ENSG00000065665.20	SEC61A2
ENSG00000151474.20	FRMD4A
ENSG00000136738.14	STAM
ENSG00000230397.1	SPTLC1P1
ENSG00000217094.2	PPIAP31
ENSG00000231245.2	C1DP1
ENSG00000225965.1	RP11-508N22.6
ENSG00000165733.7	BMS1
ENSG00000107551.20	RASSF4
ENSG00000177613.8	CSTF2T
ENSG00000181915.4	ADO
ENSG00000107719.8	PALD1
ENSG00000148719.14	DNAJB12
ENSG00000214655.10	ZSWIM8
ENSG00000151208.16	DLG5
ENSG00000108175.16	ZMIZ1
ENSG00000224886.2	RP11-119F19.4
ENSG00000182771.18	GRID1
ENSG00000119922.9	IFIT2
ENSG00000181274.6	FRAT2
ENSG00000171311.12	EXOSC1
ENSG00000171307.18	ZDHHC16
ENSG00000155229.20	MMS19
ENSG00000165886.4	UBTD1
ENSG00000119986.6	AVPI1
ENSG00000155256.17	ZFYVE27
ENSG00000107521.18	HPS1
ENSG00000095539.15	SEMA4G
ENSG00000107815.7	C10orf2
ENSG00000107819.13	SFXN3
ENSG00000166169.16	POLL
ENSG00000166189.7	HPS6
ENSG00000148840.10	PPRC1
ENSG00000148843.13	PDCD11
ENSG00000175470.18	PPP2R2D
ENSG00000151640.12	DPYSL4
ENSG00000130640.13	TUBGCP2
ENSG00000177951.17	BET1L
ENSG00000177963.13	RIC8A
ENSG00000174915.11	PTDSS2
ENSG00000070047.11	PHRF1
ENSG00000177042.14	TMEM80
ENSG00000255284.1	AP006621.5
ENSG00000279672.1	CMB9-55F22.1
ENSG00000177666.16	PNPLA2
ENSG00000177697.17	CD151
ENSG00000177830.17	CHID1
ENSG00000174672.15	BRSK2
ENSG00000182208.12	MOB2
ENSG00000184281.14	TSSC4
ENSG00000207008.1	SNORA54
ENSG00000021762.19	OSBPL5
ENSG00000148985.19	PGAP2
ENSG00000051009.10	FAM160A2
ENSG00000166311.9	SMPD1
ENSG00000110171.18	TRIM3
ENSG00000132254.12	ARFIP2
ENSG00000166452.11	AKIP1
ENSG00000201998.1	SNORA23
ENSG00000198730.7	CTR9
ENSG00000006071.12	ABCC8
ENSG00000166833.19	NAV2
ENSG00000265210.1	MIR4486
ENSG00000166016.5	ABTB2
ENSG00000179241.12	LDLRAD3
ENSG00000151348.13	EXT2
ENSG00000085117.11	CD82
ENSG00000181830.8	SLC35C1
ENSG00000110497.14	AMBRA1
ENSG00000175213.2	ZNF408
ENSG00000212135.1	SNORD67
ENSG00000165912.15	PACSIN3
ENSG00000134575.9	ACP2
ENSG00000025434.18	NR1H3
ENSG00000165915.13	SLC39A13
ENSG00000172247.3	C1QTNF4
ENSG00000149115.13	TNKS1BP1
ENSG00000149136.8	SSRP1
ENSG00000156599.10	ZDHHC5
ENSG00000166889.13	PATL1
ENSG00000110108.9	TMEM109
ENSG00000167987.10	VPS37C
ENSG00000167995.15	BEST1
ENSG00000149503.12	INCENP
ENSG00000149499.11	EML3
ENSG00000185085.2	INTS5
ENSG00000162222.13	TTC9C
ENSG00000185670.7	ZBTB3
ENSG00000267811.1	RP11-727F15.11
ENSG00000162227.7	TAF6L
ENSG00000185475.9	TMEM179B
ENSG00000162231.13	NXF1
ENSG00000162236.11	STX5
ENSG00000133316.15	WDR74
ENSG00000072518.20	MARK2
ENSG00000110583.12	NAA40
ENSG00000256481.1	RP11-21A7A.4
ENSG00000126500.3	FLRT1
ENSG00000149743.13	TRPT1
ENSG00000149761.8	NUDT22
ENSG00000110011.13	DNAJC4
ENSG00000173264.14	GPR137
ENSG00000173153.13	ESRRA
ENSG00000110076.18	NRXN2
ENSG00000133895.14	MEN1
ENSG00000110047.17	EHD1
ENSG00000110046.12	ATG2A
ENSG00000162300.11	ZFPL1
ENSG00000149809.14	TM7SF2
ENSG00000162298.17	SYVN1
ENSG00000014216.15	CAPN1
ENSG00000133884.9	DPF2
ENSG00000126391.13	FRMD8
ENSG00000168056.15	LTBP3
ENSG00000173327.7	MAP3K11
ENSG00000197136.4	PCNX3
ENSG00000213445.9	SIPA1
ENSG00000173039.18	RELA
ENSG00000172977.12	KAT5
ENSG00000172922.8	RNASEH2C
ENSG00000254470.2	AP5B1
ENSG00000172732.11	MUS81
ENSG00000175467.14	SART1
ENSG00000174851.14	YIF1A
ENSG00000174744.13	BRMS1
ENSG00000174669.11	SLC29A2
ENSG00000254986.7	DPP3
ENSG00000174165.7	ZDHHC24
ENSG00000173992.8	CCS
ENSG00000173653.7	RCE1
ENSG00000173621.8	LRFN4
ENSG00000173020.10	GRK2
ENSG00000172932.14	ANKRD13D
ENSG00000172613.7	RAD9A
ENSG00000175634.14	RPS6KB2
ENSG00000172725.13	CORO1B
ENSG00000172663.8	TMEM134
ENSG00000110057.7	UNC93B1
ENSG00000110721.11	CHKA
ENSG00000171067.10	C11orf24
ENSG00000168040.4	FADD
ENSG00000137522.17	RNF121
ENSG00000162129.12	CLPB
ENSG00000186635.14	ARAP1
ENSG00000168010.10	ATG16L2
ENSG00000054967.12	RELT
ENSG00000166435.15	XRRA1
ENSG00000207445.1	SNORD15B
ENSG00000118369.12	USP35
ENSG00000149196.15	HIKESHI
ENSG00000149311.17	ATM
ENSG00000166682.10	TMPRSS5
ENSG00000149577.15	SIDT2
ENSG00000149591.16	TAGLN
ENSG00000110274.14	CEP164
ENSG00000177103.13	DSCAML1
ENSG00000118058.20	KMT2A
ENSG00000186174.12	BCL9L
ENSG00000160695.14	VPS11
ENSG00000188486.3	H2AFX
ENSG00000172269.17	DPAGT1
ENSG00000160703.15	NLRX1
ENSG00000173456.4	RNF26
ENSG00000036672.15	USP2
ENSG00000149403.11	GRIK4
ENSG00000110013.12	SIAE
ENSG00000134910.12	STT3A
ENSG00000165526.8	RPUSD4
ENSG00000110074.10	FOXRED1
ENSG00000110063.8	DCPS
ENSG00000149571.11	KIRREL3
ENSG00000002016.17	RAD52
ENSG00000111203.11	ITFG2
ENSG00000053702.14	NRIP2
ENSG00000215039.6	CD27-AS1
ENSG00000139192.11	TAPBPL
ENSG00000139190.16	VAMP1
ENSG00000010292.12	NCAPD2
ENSG00000010295.19	IFFO1
ENSG00000111641.11	NOP2
ENSG00000126746.17	ZNF384
ENSG00000111266.8	DUSP16
ENSG00000246705.4	H2AFJ
ENSG00000256894.1	RP11-283G6.3
ENSG00000110841.13	PPFIBP1
ENSG00000139131.12	YARS2
ENSG00000207142.1	Y_RNA
ENSG00000079337.15	RAPGEF3
ENSG00000061273.17	HDAC7
ENSG00000174233.11	ADCY6
ENSG00000174243.9	DDX23
ENSG00000167548.14	KMT2D
ENSG00000110844.13	PRPF40B
ENSG00000167566.16	NCKAP5L
ENSG00000110881.11	ASIC1
ENSG00000066117.14	SMARCD1
ENSG00000139624.12	CERS5
ENSG00000050405.13	LIMA1
ENSG00000123395.14	ATG101
ENSG00000139631.18	CSAD
ENSG00000139651.10	ZNF740
ENSG00000182544.8	MFSD5
ENSG00000094914.12	AAAS
ENSG00000139625.12	MAP3K12
ENSG00000123415.15	SMUG1
ENSG00000139641.12	ESYT1
ENSG00000139645.9	ANKRD52
ENSG00000135473.14	PAN2
ENSG00000170581.13	STAT2
ENSG00000076108.11	BAZ2A
ENSG00000166987.14	MBD6
ENSG00000240771.6	ARHGEF25
ENSG00000111110.11	PPM1H
ENSG00000255642.1	PABPC1P4
ENSG00000230291.5	RP11-244J10.1
ENSG00000120798.16	NR2C1
ENSG00000212443.1	SNORA53
ENSG00000074590.13	NUAK1
ENSG00000198855.6	FICD
ENSG00000076555.15	ACACB
ENSG00000111271.14	ACAD10
ENSG00000201428.1	RN7SKP71
ENSG00000135144.7	DTX1
ENSG00000186815.12	TPCN1
ENSG00000089060.11	SLC8B1
ENSG00000151176.7	PLBD2
ENSG00000135094.10	SDS
ENSG00000122965.10	RBM19
ENSG00000135119.14	RNFT2
ENSG00000135090.13	TAOK3
ENSG00000111737.11	RAB35
ENSG00000089154.10	GCN1
ENSG00000202538.1	RNU4-2
ENSG00000200795.1	RNU4-1
ENSG00000167272.10	POP5
ENSG00000122971.8	ACADS
ENSG00000157837.15	SPPL3
ENSG00000256742.1	RP13-941N14.1
ENSG00000212694.8	LINC01089
ENSG00000139718.10	SETD1B
ENSG00000188026.12	RILPL1
ENSG00000111364.15	DDX55
ENSG00000111361.12	EIF2B1
ENSG00000119242.8	CCDC92
ENSG00000196498.13	NCOR2
ENSG00000150990.7	DHX37
ENSG00000061936.9	SFSWAP
ENSG00000198598.6	MMP17
ENSG00000208892.1	SNORA49
ENSG00000185163.9	DDX51
ENSG00000184967.6	NOC4L
ENSG00000112787.12	FBRSL1
ENSG00000247077.6	PGAM5
ENSG00000242756.2	RHOT1P3
ENSG00000233325.3	MIPEPP3
ENSG00000234056.1	LINC00463
ENSG00000122035.6	RASL11A
ENSG00000133121.20	STARD13
ENSG00000211491.2	MIR320D1
ENSG00000178235.7	SLITRK1
ENSG00000088448.14	ANKRD10
ENSG00000068650.18	ATP11A
ENSG00000126217.20	MCF2L
ENSG00000150401.14	DCUN1D2
ENSG00000183087.14	GAS6
ENSG00000130177.14	CDC16
ENSG00000222489.1	SNORA79
ENSG00000165782.10	TMEM55B
ENSG00000199436.1	SNORD9
ENSG00000200785.1	SNORD8
ENSG00000165819.11	METTL3
ENSG00000155463.12	OXA1L
ENSG00000172590.18	MRPL52
ENSG00000100813.14	ACIN1
ENSG00000235194.8	PPP1R3E
ENSG00000100836.10	PABPN1
ENSG00000186648.14	CARMIL3
ENSG00000092098.16	RNF31
ENSG00000100918.12	REC8
ENSG00000100949.14	RABGGTA
ENSG00000196943.12	NOP9
ENSG00000100445.17	SDR39U1
ENSG00000202337.1	RNU6-8
ENSG00000259086.3	RP11-134E15.2
ENSG00000129521.13	EGLN3
ENSG00000206596.1	RNU1-27P
ENSG00000278771.1	Metazoa_SRP
ENSG00000125952.18	MAX
ENSG00000100564.8	PIGH
ENSG00000072121.15	ZFYVE26
ENSG00000100626.16	GALNT16
ENSG00000165861.13	ZFYVE1
ENSG00000170468.7	C14orf169
ENSG00000156030.13	ELMSAN1
ENSG00000119688.20	ABCD4
ENSG00000119596.17	YLPM1
ENSG00000198208.11	RPS6KL1
ENSG00000133935.6	C14orf1
ENSG00000119699.7	TGFB3
ENSG00000258301.3	RP11-488C13.5
ENSG00000119669.4	IRF2BPL
ENSG00000009830.11	POMT2
ENSG00000063761.15	ADCK1
ENSG00000200312.1	RN7SKP255
ENSG00000100784.10	RPS6KA5
ENSG00000100600.14	LGMN
ENSG00000175785.12	PRIMA1
ENSG00000197119.12	SLC25A29
ENSG00000183092.16	BEGAIN
ENSG00000271780.1	RP11-1017G21.5
ENSG00000100865.14	CINP
ENSG00000075413.17	MARK3
ENSG00000269940.1	RP11-73M18.7
ENSG00000269958.1	RP11-73M18.8
ENSG00000184990.12	SIVA1
ENSG00000142208.15	AKT1
ENSG00000184916.8	JAG2
ENSG00000185024.16	BRF1
ENSG00000182979.17	MTA1
ENSG00000184986.10	TMEM121
ENSG00000180229.12	HERC2P3
ENSG00000273749.4	CYFIP1
ENSG00000207001.1	SNORD116-2
ENSG00000275529.1	SNORD116-4
ENSG00000200593.1	SNORD115-33
ENSG00000201143.1	SNORD115-42
ENSG00000034053.14	APBA2
ENSG00000270015.1	RP11-540B6.6
ENSG00000169918.9	OTUD7A
ENSG00000260211.2	RP13-395E19.2
ENSG00000261064.1	RP11-1000B6.3
ENSG00000166923.10	GREM1
ENSG00000259917.1	HNRNPLP2
ENSG00000188549.12	C15orf52
ENSG00000140320.11	BAHD1
ENSG00000166133.17	RPUSD2
ENSG00000137824.15	RMDN3
ENSG00000104129.9	DNAJC17
ENSG00000166140.17	ZFYVE19
ENSG00000104142.10	VPS18
ENSG00000157021.9	FAM92A1P1
ENSG00000103932.11	RPAP1
ENSG00000137802.13	MAPKBP1
ENSG00000140326.12	CDAN1
ENSG00000166147.13	FBN1
ENSG00000140307.10	GTF2A2
ENSG00000185088.13	RPS27L
ENSG00000166797.10	FAM96A
ENSG00000199568.1	RNU5A-1
ENSG00000200156.1	RNU5B-1
ENSG00000206625.1	RNU6-1
ENSG00000138604.9	GLCE
ENSG00000179151.11	EDC3
ENSG00000103653.16	CSK
ENSG00000140497.16	SCAMP2
ENSG00000178802.17	MPI
ENSG00000178718.6	RPP25
ENSG00000140365.15	COMMD4
ENSG00000275645.1	RP11-817O13.9
ENSG00000140400.15	MAN2C1
ENSG00000173546.7	CSPG4
ENSG00000169783.12	LINGO1
ENSG00000166716.9	ZNF592
ENSG00000181991.15	MRPS11
ENSG00000140521.12	POLG
ENSG00000140548.9	ZNF710
ENSG00000140577.15	CRTC3
ENSG00000140564.10	FURIN
ENSG00000140553.16	UNC45A
ENSG00000185442.12	FAM174B
ENSG00000131871.14	VIMP
ENSG00000185596.16	WASH3P
ENSG00000103148.15	NPRL3
ENSG00000206172.8	HBA1
ENSG00000007392.16	LUC7L
ENSG00000076344.15	RGS11
ENSG00000103126.14	AXIN1
ENSG00000129925.10	TMEM8A
ENSG00000103202.12	NME4
ENSG00000242612.6	DECR2
ENSG00000103326.11	CAPN15
ENSG00000007541.16	PIGQ
ENSG00000197562.9	RAB40C
ENSG00000172366.19	MCRIP2
ENSG00000140983.13	RHOT2
ENSG00000103269.13	RHBDL1
ENSG00000161999.11	JMJD8
ENSG00000127580.15	WDR24
ENSG00000103254.9	FAM173A
ENSG00000103245.13	NARFL
ENSG00000007376.7	RPUSD1
ENSG00000103275.19	UBE2I
ENSG00000059145.18	UNKL
ENSG00000103249.17	CLCN7
ENSG00000100726.14	TELO2
ENSG00000197774.12	EME2
ENSG00000162032.15	SPSB3
ENSG00000095906.16	NUBP2
ENSG00000180185.11	FAHD1
ENSG00000183751.14	TBL3
ENSG00000127554.12	GFER
ENSG00000167962.13	ZNF598
ENSG00000065054.13	SLC9A3R2
ENSG00000103197.16	TSC2
ENSG00000008710.18	PKD1
ENSG00000131653.12	TRAF7
ENSG00000167965.17	MLST8
ENSG00000182685.7	BRICD5
ENSG00000167967.15	E4F1
ENSG00000167969.12	ECI1
ENSG00000205937.11	RNPS1
ENSG00000266643.1	MIR3677
ENSG00000162066.14	AMDHD2
ENSG00000167977.8	KCTD5
ENSG00000059122.16	FLYWCH1
ENSG00000131652.13	THOC6
ENSG00000122386.10	ZNF205
ENSG00000085644.13	ZNF213
ENSG00000006194.9	ZNF263
ENSG00000162086.14	ZNF75A
ENSG00000103343.12	ZNF174
ENSG00000122390.17	NAA60
ENSG00000188827.10	SLX4
ENSG00000005339.14	CREBBP
ENSG00000262246.5	CORO7
ENSG00000103423.13	DNAJA3
ENSG00000153443.12	UBALD1
ENSG00000102858.12	MGRN1
ENSG00000168101.14	NUDT16L1
ENSG00000168096.14	ANKS3
ENSG00000103199.13	ZNF500
ENSG00000267077.1	RP11-127I20.5
ENSG00000033011.11	ALG1
ENSG00000153048.10	CARHSP1
ENSG00000038532.14	CLEC16A
ENSG00000048471.13	SNX29
ENSG00000179889.18	PDXDC1
ENSG00000185164.14	NOMO2
ENSG00000103550.13	KNOP1
ENSG00000102897.9	LYRM1
ENSG00000058600.15	POLR3E
ENSG00000090905.18	TNRC6A
ENSG00000169189.16	NSMCE1
ENSG00000047578.12	KIAA0556
ENSG00000176476.8	SGF29
ENSG00000168488.18	ATXN2L
ENSG00000178188.14	SH2B1
ENSG00000177548.12	RABEP2
ENSG00000176953.11	NFATC2IP
ENSG00000260727.1	SLC7A5P1
ENSG00000079616.12	KIF22
ENSG00000280789.1	PAGR1
ENSG00000013364.18	MVP
ENSG00000174943.9	KCTD13
ENSG00000149929.15	HIRIP3
ENSG00000169592.14	INO80E
ENSG00000149923.13	PPP4C
ENSG00000090238.11	YPEL3
ENSG00000169221.13	TBC1D10B
ENSG00000179965.11	ZNF771
ENSG00000169957.9	ZNF768
ENSG00000169951.9	ZNF764
ENSG00000229809.8	ZNF688
ENSG00000197162.9	ZNF785
ENSG00000156853.12	ZNF689
ENSG00000156858.11	PRR14
ENSG00000156860.15	FBRS
ENSG00000102870.5	ZNF629
ENSG00000099385.11	BCL7C
ENSG00000099381.16	SETD1A
ENSG00000103496.14	STX4
ENSG00000167394.12	ZNF668
ENSG00000167395.10	ZNF646
ENSG00000103507.13	BCKDK
ENSG00000103510.19	KAT8
ENSG00000089280.18	FUS
ENSG00000260267.1	RP11-452L6.5
ENSG00000140691.16	ARMC5
ENSG00000140807.6	NKD1
ENSG00000224578.4	HNRNPA1P48
ENSG00000088682.13	COQ9
ENSG00000140859.15	KIFC3
ENSG00000166188.2	ZNF319
ENSG00000103005.11	USB1
ENSG00000172831.11	CES2
ENSG00000102878.16	HSF4
ENSG00000140939.14	NOL3
ENSG00000196123.12	KIAA0895L
ENSG00000205250.8	E2F4
ENSG00000125122.15	LRRC29
ENSG00000135723.13	FHOD1
ENSG00000102977.13	ACD
ENSG00000124074.11	ENKD1
ENSG00000159761.14	C16orf86
ENSG00000141084.10	RANBP10
ENSG00000102901.12	CENPT
ENSG00000168286.2	THAP11
ENSG00000159792.9	PSKH1
ENSG00000182810.6	DDX28
ENSG00000103061.12	SLC7A6OS
ENSG00000132600.16	PRMT7
ENSG00000213380.14	COG8
ENSG00000132604.10	TERF2
ENSG00000198373.12	WWP2
ENSG00000157353.16	FUK
ENSG00000103051.18	COG4
ENSG00000103043.14	VAC14
ENSG00000224470.7	ATXN1L
ENSG00000140829.11	DHX38
ENSG00000140836.14	ZFHX3
ENSG00000103091.14	WDR59
ENSG00000166816.13	LDHD
ENSG00000050820.16	BCAR1
ENSG00000103111.14	MON1B
ENSG00000153815.16	CMIP
ENSG00000103168.16	TAF1C
ENSG00000135686.12	KLHL36
ENSG00000153786.12	ZDHHC7
ENSG00000104731.13	KLHDC4
ENSG00000158545.15	ZC3H18
ENSG00000051523.10	CYBA
ENSG00000167508.11	MVD
ENSG00000158717.10	RNF166
ENSG00000174177.12	CTU2
ENSG00000103335.20	PIEZO1
ENSG00000176715.15	ACSF3
ENSG00000167522.14	ANKRD11
ENSG00000197912.13	SPG7
ENSG00000185324.21	CDK10
ENSG00000075399.13	VPS9D1
ENSG00000158805.11	ZNF276
ENSG00000140995.16	DEF8
ENSG00000177946.5	CENPBD1
ENSG00000141013.15	GAS8
ENSG00000179409.10	GEMIN4
ENSG00000171861.10	MRM3
ENSG00000177370.4	TIMM22
ENSG00000132376.19	INPP5K
ENSG00000167705.11	RILP
ENSG00000167716.18	WDR81
ENSG00000108963.17	DPH1
ENSG00000070366.13	SMG6
ENSG00000070444.14	MNT
ENSG00000127804.12	METTL16
ENSG00000132361.16	CLUH
ENSG00000040531.14	CTNS
ENSG00000185722.16	ANKFY1
ENSG00000132382.14	MYBBP1A
ENSG00000141456.14	PELP1
ENSG00000141480.17	ARRB2
ENSG00000004975.11	DVL2
ENSG00000175826.11	CTDNEP1
ENSG00000215041.9	NEURL4
ENSG00000161956.12	SENP3
ENSG00000233223.2	AC113189.5
ENSG00000129255.15	MPDU1
ENSG00000132510.10	KDM6B
ENSG00000170037.13	CNTROB
ENSG00000179094.14	PER1
ENSG00000196544.7	BORCS6
ENSG00000178921.13	PFAS
ENSG00000170310.14	STX8
ENSG00000006744.18	ELAC2
ENSG00000166582.9	CENPV
ENSG00000205309.13	NT5M
ENSG00000133027.17	PEMT
ENSG00000108557.17	RAI1
ENSG00000177731.15	FLII
ENSG00000177427.12	MIEF2
ENSG00000177302.14	TOP3A
ENSG00000240445.3	FOXO3B
ENSG00000265185.5	SNORD3B-1
ENSG00000264940.4	SNORD3C
ENSG00000166484.19	MAPK7
ENSG00000109016.17	DHRS7B
ENSG00000178307.9	TMEM11
ENSG00000141068.13	KSR1
ENSG00000076351.12	SLC46A1
ENSG00000109103.11	UNC119
ENSG00000087111.20	PIGS
ENSG00000132581.9	SDF2
ENSG00000076604.14	TRAF4
ENSG00000173065.13	FAM222B
ENSG00000109118.13	PHF12
ENSG00000178082.6	TWF1P1
ENSG00000198720.12	ANKRD13B
ENSG00000263535.1	AK4P1
ENSG00000108671.9	PSMD11
ENSG00000198783.5	ZNF830
ENSG00000278619.4	MRM1
ENSG00000277258.4	PCGF2
ENSG00000131748.15	STARD3
ENSG00000161395.13	PGAP3
ENSG00000008838.18	MED24
ENSG00000126368.5	NR1D1
ENSG00000131759.17	RARA
ENSG00000168256.17	NKIRAS2
ENSG00000108771.12	DHX58
ENSG00000108773.10	KAT2A
ENSG00000167925.15	GHDC
ENSG00000177469.12	PTRF
ENSG00000108784.9	NAGLU
ENSG00000266962.2	RP11-400F19.6
ENSG00000068120.14	COASY
ENSG00000108788.11	MLX
ENSG00000131462.7	TUBG1
ENSG00000067596.10	DHX8
ENSG00000091947.9	TMEM101
ENSG00000141349.8	G6PC3
ENSG00000108840.15	HDAC5
ENSG00000168591.15	TMUB2
ENSG00000108312.14	UBTF
ENSG00000013306.15	SLC25A39
ENSG00000030582.16	GRN
ENSG00000108883.12	EFTUD2
ENSG00000131094.3	C1QL1
ENSG00000181513.14	ACBD4
ENSG00000006062.13	MAP3K14
ENSG00000225190.9	PLEKHM1
ENSG00000263503.1	RP11-707O23.5
ENSG00000167182.13	SP2
ENSG00000108465.14	CDK5RAP3
ENSG00000159210.9	SNF8
ENSG00000230532.1	AC091133.1
ENSG00000136504.11	KAT7
ENSG00000015532.9	XYLT2
ENSG00000006282.20	SPATA20
ENSG00000108848.15	LUC7L3
ENSG00000239672.7	NME1
ENSG00000011143.16	MKS1
ENSG00000167447.12	SMG8
ENSG00000175155.8	YPEL2
ENSG00000264049.1	MIR4737
ENSG00000141376.21	BCAS3
ENSG00000198909.7	MAP3K3
ENSG00000136490.8	LIMD2
ENSG00000108592.16	FTSJ3
ENSG00000108604.15	SMARCD2
ENSG00000199753.1	SNORD104
ENSG00000265982.1	RP11-927P21.4
ENSG00000075429.8	CACNG5
ENSG00000200394.1	SNORA38B
ENSG00000171634.16	BPTF
ENSG00000277476.1	RP11-147L13.13
ENSG00000123700.4	KCNJ2
ENSG00000109065.11	NAT9
ENSG00000109066.13	TMEM104
ENSG00000167861.15	HID1
ENSG00000125449.6	ARMC7
ENSG00000125458.6	NT5C
ENSG00000125450.10	NUP85
ENSG00000125447.16	GGA3
ENSG00000125457.13	MIF4GD
ENSG00000177303.9	CASKIN2
ENSG00000108469.14	RECQL5
ENSG00000161526.14	SAP30BP
ENSG00000132478.9	UNK
ENSG00000132481.6	TRIM47
ENSG00000141569.10	TRIM65
ENSG00000185262.8	UBALD2
ENSG00000161542.16	PRPSAP1
ENSG00000181038.13	METTL23
ENSG00000078687.17	TNRC6C
ENSG00000087157.18	PGS1
ENSG00000055483.19	USP36
ENSG00000171302.16	CANT1
ENSG00000141582.14	CBX4
ENSG00000171298.12	GAA
ENSG00000141543.9	EIF4A3
ENSG00000181523.12	SGSH
ENSG00000173821.19	RNF213
ENSG00000141564.13	RPTOR
ENSG00000176108.9	CHMP6
ENSG00000221025.1	MIR1250
ENSG00000141577.13	CEP131
ENSG00000157637.12	SLC38A10
ENSG00000262877.4	RP11-1055B8.4
ENSG00000266074.8	BAHCC1
ENSG00000185504.16	FAAP100
ENSG00000182446.13	NPLOC4
ENSG00000185298.12	CCDC137
ENSG00000185359.12	HGS
ENSG00000262049.1	RP13-1032I1.7
ENSG00000262814.7	MRPL12
ENSG00000185813.10	PCYT2
ENSG00000169696.15	ASPSCR1
ENSG00000169683.7	LRRC45
ENSG00000169750.8	RAC3
ENSG00000169733.11	RFNG
ENSG00000169727.12	GPS1
ENSG00000169718.17	DUS1L
ENSG00000141551.14	CSNK1D
ENSG00000181396.12	OGFOD3
ENSG00000169660.15	HEXDC
ENSG00000178927.17	C17orf62
ENSG00000141568.20	FOXK2
ENSG00000167363.13	FN3K
ENSG00000141556.20	TBCD
ENSG00000266145.1	RHOT1P1
ENSG00000186814.12	ZSCAN30
ENSG00000265681.7	RPL17
ENSG00000141644.17	MBD1
ENSG00000154832.14	CXXC1
ENSG00000207233.1	SNORA37
ENSG00000074657.13	ZNF532
ENSG00000176641.10	RNF152
ENSG00000060069.16	CTDP1
ENSG00000226742.3	HSBP1L1
ENSG00000101546.12	RBFA
ENSG00000105556.11	MIER2
ENSG00000129946.10	SHC2
ENSG00000099804.8	CDC34
ENSG00000099821.13	POLRMT
ENSG00000070423.17	RNF126
ENSG00000011304.18	PTBP1
ENSG00000175221.14	MED16
ENSG00000198858.9	R3HDM4
ENSG00000065268.10	WDR18
ENSG00000118046.14	STK11
ENSG00000160953.15	MUM1
ENSG00000115286.19	NDUFS7
ENSG00000071626.16	DAZAP1
ENSG00000119559.15	C19orf25
ENSG00000115255.10	REEP6
ENSG00000185988.11	PLK5
ENSG00000181588.16	MEX3D
ENSG00000071655.17	MBD3
ENSG00000071564.14	TCF3
ENSG00000261526.2	CTB-31O20.2
ENSG00000129968.15	ABHD17A
ENSG00000227500.9	SCAMP4
ENSG00000172081.13	MOB3A
ENSG00000099840.13	IZUMO4
ENSG00000104885.17	DOT1L
ENSG00000104886.10	PLEKHJ1
ENSG00000104897.9	SF3A2
ENSG00000005206.16	SPPL2B
ENSG00000176619.11	LMNB2
ENSG00000172009.14	THOP1
ENSG00000088256.8	GNA11
ENSG00000125912.10	NCLN
ENSG00000141905.17	NFIC
ENSG00000129932.7	DOHH
ENSG00000105325.13	FZR1
ENSG00000161091.12	MFSD12
ENSG00000064961.18	HMG20B
ENSG00000105298.13	CACTIN
ENSG00000167657.12	DAPK3
ENSG00000105229.6	PIAS4
ENSG00000077463.14	SIRT6
ENSG00000105248.15	CCDC94
ENSG00000105255.10	FSD1
ENSG00000008382.15	MPND
ENSG00000141985.9	SH3GL1
ENSG00000167670.15	CHAF1A
ENSG00000167674.14	CTB-50L17.10
ENSG00000074842.7	MYDGF
ENSG00000142002.16	DPP9
ENSG00000141965.4	FEM1A
ENSG00000127666.9	TICAM1
ENSG00000127663.14	KDM4B
ENSG00000105426.15	PTPRS
ENSG00000130254.11	SAFB2
ENSG00000160633.12	SAFB
ENSG00000141994.15	DUS3L
ENSG00000031823.14	RANBP3
ENSG00000125656.8	CLPP
ENSG00000088247.16	KHSRP
ENSG00000125734.14	GPR108
ENSG00000090674.15	MCOLN1
ENSG00000032444.15	PNPLA6
ENSG00000076924.11	XAB2
ENSG00000142459.8	EVI5L
ENSG00000076984.17	MAP2K7
ENSG00000104980.7	TIMM44
ENSG00000090661.11	CERS4
ENSG00000167775.10	CD320
ENSG00000133250.13	ZNF414
ENSG00000130803.14	ZNF317
ENSG00000127452.8	FBXL12
ENSG00000130813.17	C19orf66
ENSG00000130810.19	PPAN
ENSG00000130816.14	DNMT1
ENSG00000105364.13	MRPL4
ENSG00000105397.13	TYK2
ENSG00000079999.13	KEAP1
ENSG00000130734.9	ATG4D
ENSG00000129347.19	KRI1
ENSG00000213339.8	QTRT1
ENSG00000142453.11	CARM1
ENSG00000130733.10	YIPF2
ENSG00000142444.6	C19orf52
ENSG00000127616.17	SMARCA4
ENSG00000187266.13	EPOR
ENSG00000130175.9	PRKCSH
ENSG00000161914.9	ZNF653
ENSG00000130165.10	ELOF1
ENSG00000171291.8	ZNF439
ENSG00000123154.11	WDR83
ENSG00000095066.11	HOOK2
ENSG00000105607.12	GCDH
ENSG00000104907.12	TRMT1
ENSG00000104915.14	STX10
ENSG00000104957.13	CCDC130
ENSG00000037757.13	MRI1
ENSG00000132024.17	CC2D1A
ENSG00000132017.10	DCAF15
ENSG00000132005.8	RFX1
ENSG00000141854.8	MIR1199
ENSG00000072062.13	PRKACA
ENSG00000123136.14	DDX39A
ENSG00000099797.12	TECR
ENSG00000269378.1	ITGB1P1
ENSG00000105135.15	ILVBL
ENSG00000141867.17	BRD4
ENSG00000011243.17	AKAP8L
ENSG00000011451.17	WIZ
ENSG00000167461.11	RAB8A
ENSG00000127527.13	EPS15L1
ENSG00000085872.14	CHERP
ENSG00000127511.9	SIN3B
ENSG00000099330.8	OCEL1
ENSG00000160113.5	NR2F6
ENSG00000130311.10	DDA1
ENSG00000074855.10	ANO8
ENSG00000141971.12	MVB12A
ENSG00000130304.16	SLC27A1
ENSG00000130313.6	PGLS
ENSG00000130479.10	MAP1S
ENSG00000007080.10	CCDC124
ENSG00000105643.9	ARRDC2
ENSG00000254858.9	MPV17L2
ENSG00000105655.18	ISYNA1
ENSG00000105656.12	ELL
ENSG00000105700.10	KXD1
ENSG00000167487.11	KLHL26
ENSG00000005007.12	UPF1
ENSG00000105671.11	DDX49
ENSG00000051128.18	HOMER3
ENSG00000105676.13	ARMC6
ENSG00000181035.13	SLC25A42
ENSG00000064545.14	TMEM161A
ENSG00000064490.13	RFXANK
ENSG00000105705.15	SUGP1
ENSG00000129933.20	MAU2
ENSG00000167491.17	GATAD2A
ENSG00000250067.11	YJEFN3
ENSG00000105726.16	ATP13A1
ENSG00000268521.1	VN1R83P
ENSG00000182141.10	ZNF708
ENSG00000245848.2	CEBPA
ENSG00000124299.13	PEPD
ENSG00000166398.12	KIAA0355
ENSG00000089351.14	GRAMD1A
ENSG00000126254.11	RBM42
ENSG00000272333.5	KMT2B
ENSG00000167595.14	PROSER3
ENSG00000004777.18	ARHGAP33
ENSG00000126243.8	LRFN3
ENSG00000105738.10	SIPA1L3
ENSG00000167645.16	YIF1B
ENSG00000130244.12	FAM98C
ENSG00000104823.8	ECH1
ENSG00000104824.16	HNRNPL
ENSG00000104825.16	NFKBIB
ENSG00000161243.8	FBXO27
ENSG00000130669.17	PAK4
ENSG00000179134.15	SAMD4B
ENSG00000105197.10	TIMM50
ENSG00000105204.13	DYRK1B
ENSG00000105221.16	AKT2
ENSG00000207631.1	MIR641
ENSG00000160392.13	C19orf47
ENSG00000090006.17	LTBP4
ENSG00000105245.9	NUMBL
ENSG00000123815.11	ADCK4
ENSG00000077312.8	SNRPA
ENSG00000167578.17	RAB4B
ENSG00000269858.5	EGLN2
ENSG00000105323.16	HNRNPUL1
ENSG00000142039.3	CCDC97
ENSG00000105341.18	ATP5SL
ENSG00000105732.12	ZNF574
ENSG00000167625.10	ZNF526
ENSG00000105723.11	GSK3A
ENSG00000105722.9	ERF
ENSG00000167619.11	TMEM145
ENSG00000176531.10	PHLDB3
ENSG00000073050.11	XRCC1
ENSG00000124444.15	ZNF576
ENSG00000105771.13	SMG9
ENSG00000130204.12	TOMM40
ENSG00000104859.14	CLASRP
ENSG00000207003.1	RNU6-611P
ENSG00000104866.10	PPP1R37
ENSG00000189114.6	BLOC1S3
ENSG00000117877.10	CD3EAP
ENSG00000012061.15	ERCC1
ENSG00000011478.11	QPCTL
ENSG00000177051.5	FBXO46
ENSG00000185800.11	DMWD
ENSG00000125755.18	SYMPK
ENSG00000170604.4	IRF2BP1
ENSG00000104983.8	CCDC61
ENSG00000011485.14	PPP5C
ENSG00000197380.10	DACT3
ENSG00000090372.14	STRN4
ENSG00000181027.10	FKRP
ENSG00000130749.9	ZC3H4
ENSG00000105321.12	CCDC9
ENSG00000105373.18	GLTSCR2
ENSG00000105499.13	PLA2G4C
ENSG00000185453.12	C19orf68
ENSG00000105447.12	GRWD1
ENSG00000105443.13	CYTH2
ENSG00000063176.15	SPHK2
ENSG00000176909.11	MAMSTR
ENSG00000105552.14	BCAT2
ENSG00000087088.19	BAX
ENSG00000104812.14	GYS1
ENSG00000142546.13	NOSIP
ENSG00000126464.13	PRR12
ENSG00000126456.15	IRF3
ENSG00000196961.12	AP2A1
ENSG00000010361.13	FUZ
ENSG00000104973.15	MED25
ENSG00000104960.15	PTOV1
ENSG00000269352.1	PTOV1-AS2
ENSG00000039650.10	PNKP
ENSG00000204673.10	AKT1S1
ENSG00000104946.11	TBC1D17
ENSG00000213024.11	NUP62
ENSG00000169136.9	ATF5
ENSG00000105357.15	MYH14
ENSG00000131398.13	KCNC3
ENSG00000131408.13	NR1H2
ENSG00000161671.16	EMC10
ENSG00000161677.11	JOSD2
ENSG00000167747.13	C19orf48
ENSG00000182310.13	SPACA6
ENSG00000197619.13	ZNF615
ENSG00000179820.15	MYADM
ENSG00000105605.7	CACNG7
ENSG00000105618.13	PRPF31
ENSG00000088038.17	CNOT3
ENSG00000105617.3	LENG1
ENSG00000170892.10	TSEN34
ENSG00000108106.13	UBE2S
ENSG00000063241.7	ISOC2
ENSG00000179943.7	FIZ1
ENSG00000171443.6	ZNF524
ENSG00000261221.3	ZNF865
ENSG00000213015.8	ZNF580
ENSG00000171425.9	ZNF581
ENSG00000063245.14	EPN1
ENSG00000167685.14	ZNF444
ENSG00000197951.8	ZNF71
ENSG00000127903.13	ZNF835
ENSG00000176293.19	ZNF135
ENSG00000121413.12	ZSCAN18
ENSG00000182318.5	ZSCAN22
ENSG00000268895.5	A1BG-AS1
ENSG00000249471.7	ZNF324B
ENSG00000083838.15	ZNF446
ENSG00000119574.12	ZBTB45
ENSG00000099326.8	MZF1
ENSG00000177732.8	SOX12
ENSG00000125826.19	RBCK1
ENSG00000125875.13	TBC1D20
ENSG00000276649.1	RP5-858L17.1
ENSG00000088881.20	EBF4
ENSG00000132635.16	PCED1A
ENSG00000215305.9	VPS16
ENSG00000185019.16	UBOX5
ENSG00000101224.17	CDC25B
ENSG00000088888.17	MAVS
ENSG00000132646.10	PCNA
ENSG00000200494.1	Y_RNA
ENSG00000212232.1	SNORD17
ENSG00000125846.15	ZNF133
ENSG00000233895.1	RP1-122P22.2
ENSG00000088970.15	KIZ
ENSG00000277938.1	RP5-965G21.3
ENSG00000101004.14	NINL
ENSG00000130684.13	ZNF337
ENSG00000227195.9	MIR663AHG
ENSG00000101294.16	HM13
ENSG00000149599.15	DUSP15
ENSG00000088356.5	PDRG1
ENSG00000171456.16	ASXL1
ENSG00000197183.13	NOL4L
ENSG00000125967.16	NECAB3
ENSG00000101412.12	E2F1
ENSG00000125970.11	RALY
ENSG00000101464.10	PIGU
ENSG00000198646.13	NCOA6
ENSG00000131067.16	GGT7
ENSG00000088298.12	EDEM2
ENSG00000126005.16	MMP24-AS1
ENSG00000279253.1	RP4-614O4.13
ENSG00000244005.12	NFS1
ENSG00000131043.11	AAR2
ENSG00000149639.14	SOGA1
ENSG00000132792.18	CTNNBL1
ENSG00000101407.12	TTI1
ENSG00000225091.3	SNORA71A
ENSG00000201512.1	SNORA71C
ENSG00000200354.1	SNORA71D
ENSG00000174365.19	SNHG11
ENSG00000101452.14	DHX35
ENSG00000124181.14	PLCG1
ENSG00000101457.12	DNTTIP1
ENSG00000124104.18	SNX21
ENSG00000132801.6	ZSWIM3
ENSG00000168612.4	ZSWIM1
ENSG00000064601.16	CTSA
ENSG00000100982.11	PCIF1
ENSG00000198026.7	ZNF335
ENSG00000124160.11	NCOA5
ENSG00000080189.14	SLC35C2
ENSG00000196562.14	SULF2
ENSG00000197818.11	SLC9A8
ENSG00000240849.10	TMEM189
ENSG00000230043.1	TMSB4XP6
ENSG00000020256.19	ZFP64
ENSG00000101138.11	CSTF1
ENSG00000101146.12	RAE1
ENSG00000124222.22	STX16
ENSG00000101158.13	NELFCD
ENSG00000101181.17	MTG2
ENSG00000130702.14	LAMA5
ENSG00000149679.11	CABLES2
ENSG00000060491.16	OGFR
ENSG00000101191.16	DIDO1
ENSG00000101199.12	ARFGAP1
ENSG00000232442.1	CTD-3184A7.4
ENSG00000101246.19	ARFRP1
ENSG00000125520.13	SLC2A4RG
ENSG00000268858.2	RP4-591C20.9
ENSG00000198276.14	UCKL1
ENSG00000207554.1	MIR647
ENSG00000196700.8	ZNF512B
ENSG00000275708.1	MIR3648-1
ENSG00000156304.14	SCAF4
ENSG00000142207.6	URB1
ENSG00000200792.1	SNORA80A
ENSG00000185917.13	SETD4
ENSG00000226054.2	MEMO1P1
ENSG00000159231.5	CBR3
ENSG00000160191.17	PDE9A
ENSG00000160193.11	WDR4
ENSG00000160194.17	NDUFV3
ENSG00000160214.12	RRP1
ENSG00000160226.15	C21orf2
ENSG00000160256.12	FAM207A
ENSG00000186866.16	POFUT2
ENSG00000215447.7	BX322557.10
ENSG00000160284.14	SPATC1L
ENSG00000160305.17	DIP2A
ENSG00000160310.16	PRMT2
ENSG00000237438.7	CECR7
ENSG00000099954.18	CECR2
ENSG00000015475.18	BID
ENSG00000243156.7	MICAL3
ENSG00000100056.11	DGCR14
ENSG00000100075.9	SLC25A1
ENSG00000242259.8	C22orf39
ENSG00000184470.20	TXNRD2
ENSG00000093010.12	COMT
ENSG00000099889.13	ARVCF
ENSG00000183597.15	TANGO2
ENSG00000128191.14	DGCR8
ENSG00000099899.14	TRMT2A
ENSG00000099904.15	ZDHHC8
ENSG00000185252.18	ZNF74
ENSG00000099910.16	KLHL22
ENSG00000099917.17	MED15
ENSG00000099949.18	LZTR1
ENSG00000184436.11	THAP7
ENSG00000161179.13	YDJC
ENSG00000128228.4	SDF2L1
ENSG00000100023.18	PPIL2
ENSG00000100034.13	PPM1F
ENSG00000099956.18	SMARCB1
ENSG00000240972.1	MIF
ENSG00000099991.17	CABIN1
ENSG00000100058.12	CRYBB2P1
ENSG00000100109.16	TFIP11
ENSG00000100263.13	RHBDD3
ENSG00000185340.15	GAS2L1
ENSG00000100276.9	RASL10A
ENSG00000100319.12	ZMAT5
ENSG00000100325.14	ASCC2
ENSG00000100029.17	PES1
ENSG00000100036.12	SLC35E4
ENSG00000184792.15	OSBP2
ENSG00000100105.17	PATZ1
ENSG00000213888.3	LINC01521
ENSG00000198089.14	SFI1
ENSG00000100150.16	DEPDC5
ENSG00000100284.20	TOM1
ENSG00000128309.16	MPST
ENSG00000100083.18	GGA1
ENSG00000100116.16	GCAT
ENSG00000100151.15	PICK1
ENSG00000184381.18	PLA2G6
ENSG00000198792.12	TMEM184B
ENSG00000213923.10	CSNK1E
ENSG00000100226.15	GTPBP1
ENSG00000221890.2	NPTXR
ENSG00000100324.13	TAB1
ENSG00000187051.8	RPS19BP1
ENSG00000239900.12	ADSL
ENSG00000196588.14	MKL1
ENSG00000100393.11	EP300
ENSG00000100395.14	L3MBTL2
ENSG00000198951.11	NAGA
ENSG00000202058.1	RN7SKP80
ENSG00000100243.20	CYB5R3
ENSG00000100300.17	TSPO
ENSG00000100304.12	TTLL12
ENSG00000241990.5	PRR34-AS1
ENSG00000197182.13	MIRLET7BHG
ENSG00000205643.10	CDPF1
ENSG00000100416.12	TRMU
ENSG00000260708.1	CTA-29F11.1
ENSG00000054611.13	TBC1D22A
ENSG00000100425.18	BRD1
ENSG00000182858.13	ALG12
ENSG00000184164.14	CRELD2
ENSG00000198355.4	PIM3
ENSG00000170638.9	TRABD
ENSG00000073169.13	SELO
ENSG00000128159.11	TUBGCP6
ENSG00000205593.11	DENND6B
ENSG00000100258.17	LMF2
ENSG00000025770.18	NCAPH2
ENSG00000272821.1	CTA-384D8.36
ENSG00000100299.17	ARSA
ENSG00000004961.14	HCCS
ENSG00000044446.11	PHKA2
ENSG00000201882.1	snoU2-30
ENSG00000201592.1	snoU2_19
ENSG00000004848.7	ARX
ENSG00000183337.16	BCOR
ENSG00000182872.15	RBM10
ENSG00000078061.12	ARAF
ENSG00000102312.20	PORCN
ENSG00000147155.10	EBP
ENSG00000094631.18	HDAC6
ENSG00000102100.15	SLC35A2
ENSG00000243279.3	PRAF2
ENSG00000196998.17	WDR45
ENSG00000101997.12	CCDC22
ENSG00000184194.5	GPR173
ENSG00000172943.19	PHF8
ENSG00000130119.15	GNL3L
ENSG00000067445.20	TRO
ENSG00000169188.4	APEX2
ENSG00000001497.16	LAS1L
ENSG00000184634.15	MED12
ENSG00000226784.2	PGAM4
ENSG00000101811.13	CSTF2
ENSG00000198960.10	ARMCX6
ENSG00000213569.4	RP13-383K5.4
ENSG00000157600.11	TMEM164
ENSG00000225031.1	EIF4BP7
ENSG00000271907.1	SNORA35
ENSG00000207175.1	RNU1-67P
ENSG00000156709.13	AIFM1
ENSG00000203950.6	FAM127B
ENSG00000207041.1	RNU6-3P
ENSG00000219507.4	FTH1P8
ENSG00000147383.10	NSDHL
ENSG00000130829.17	DUSP9
ENSG00000102032.12	RENBP
ENSG00000184216.12	IRAK1
ENSG00000102119.10	EMD
ENSG00000102125.15	TAZ
ENSG00000071859.14	FAM50A
ENSG00000130827.6	PLXNA3
ENSG00000126903.15	SLC10A3
ENSG00000071889.16	FAM3A
ENSG00000160211.15	G6PD
ENSG00000130826.16	DKC1
