## Supplementary material for "Genetic and environmental regulation of caudate nucleus transcriptome: insight into schizophrenia risk and the dopamine system": Data S6: module3_go_enrichment.tsv

# GO	NS	enrichment	name	ratio_in_study	ratio_in_pop	p_uncorrected	depth	study_count	p_fdr_bh	study_items
GO:0000398	BP	e	mRNA splicing, via spliceosome	53/1736	247/20656	1.5770531034643095e-10	11	53	3.898790682384466e-07	988, 1477, 1478, 1659, 2521, 3191, 4116, 5437, 5546, 5725, 6626, 7919, 8106, 8175, 8189, 8220, 8241, 8449, 9092, 9128, 9343, 9416, 9775, 9785, 10180, 10181, 10212, 10250, 10262, 10523, 10898, 10921, 11100, 11157, 22913, 23013, 23283, 24144, 25766, 25929, 26121, 29890, 29894, 51593, 55696, 55954, 56259, 56339, 56949, 57794, 58509, 60625, 84292
GO:0006406	BP	e	mRNA export from nucleus	26/1736	101/20656	1.723902525357098e-07	9	26	0.00030441655879912986	2733, 4116, 5976, 7919, 8021, 8086, 8189, 8480, 9775, 9785, 9883, 10212, 10250, 10482, 10898, 10921, 23225, 23293, 23511, 23636, 26097, 29890, 29894, 79228, 79902, 100101267
GO:0006364	BP	e	rRNA processing	30/1736	143/20656	2.3447505200271555e-06	9	30	0.003220384575339519	1736, 5394, 8568, 8602, 9136, 9277, 9775, 9790, 10607, 22984, 23481, 26168, 27043, 29997, 50628, 51013, 51367, 54555, 54606, 54663, 54913, 55636, 57109, 57418, 57647, 65083, 79050, 79863, 81887, 317781
GO:0031124	BP	e	mRNA 3'-end processing	17/1736	59/20656	4.3871279850084535e-06	9	17	0.0050798287761813525	1477, 1478, 4116, 7919, 8106, 8189, 9775, 9785, 10212, 10250, 10898, 10921, 23144, 23283, 26097, 29894, 79228
GO:0006281	BP	e	DNA repair	40/1736	226/20656	5.7018522145404325e-06	7	40	0.005473836916185442	988, 1025, 1454, 2067, 2071, 3297, 3835, 4221, 4521, 4595, 5536, 5883, 5976, 5982, 6598, 6749, 8295, 9400, 9401, 10036, 10039, 11143, 11284, 22897, 29997, 51149, 51343, 51347, 51550, 54936, 55929, 64210, 65123, 79447, 80198, 80820, 84444, 84464, 84939, 283899
GO:0015031	BP	e	protein transport	52/1736	321/20656	5.756806076402455e-06	7	52	0.005473836916185442	321, 409, 2801, 4678, 6293, 8527, 9842, 9907, 9961, 10043, 10066, 10067, 10533, 10612, 10807, 10897, 11021, 11070, 11230, 11336, 23192, 23299, 25839, 25930, 27106, 28952, 29911, 51272, 51501, 53916, 55212, 55738, 64689, 79585, 79643, 79874, 80199, 80230, 83547, 84067, 84138, 84342, 84522, 84971, 89849, 90203, 91056, 91782, 92714, 93343, 113178, 115703
GO:0016032	BP	e	viral process	67/1736	457/20656	7.460697411751391e-06	3	67	0.006132957783439394	578, 581, 977, 1050, 1387, 1616, 1869, 1877, 2033, 2071, 2648, 2958, 3014, 3297, 3551, 3654, 3661, 4343, 5111, 5335, 5970, 5976, 6732, 6749, 6773, 6908, 7249, 7329, 7791, 8021, 8086, 8480, 8772, 9636, 9817, 9820, 9883, 10482, 10498, 10524, 10616, 23013, 23225, 23352, 23476, 23511, 23636, 26993, 29890, 29997, 54442, 54788, 54963, 55697, 57506, 57521, 64708, 64784, 79132, 79671, 79902, 80194, 80279…
GO:0097692	BP	e	histone H3-K4 monomethylation	6/1736	8/20656	8.4346155099482e-06	12	6	0.006132957783439394	4297, 8085, 9739, 9757, 23067, 58508
GO:0044154	BP	e	histone H3-K14 acetylation	6/1736	8/20656	8.4346155099482e-06	13	6	0.006132957783439394	2648, 7862, 11143, 23774, 27154, 84289
GO:0006405	BP	e	RNA export from nucleus	16/1736	57/20656	1.2064009906352443e-05	8	16	0.007848590865916976	4116, 7919, 8021, 8480, 9775, 9785, 9883, 10212, 10250, 10482, 10921, 23511, 23636, 26097, 79228, 100101267
GO:0044648	BP	e	histone H3-K4 dimethylation	5/1736	6/20656	2.3277026487382787e-05	12	5	0.013701301162406601	4297, 8085, 9739, 9757, 23067
GO:0000122	BP	e	negative regulation of transcription by RNA polymerase II	105/1736	836/20656	3.2189113960509994e-05	11	105	0.017928044601705894	463, 1050, 1387, 1523, 1786, 1869, 1874, 1877, 1942, 2033, 2063, 2077, 2101, 2186, 3297, 3299, 3607, 3661, 3720, 4149, 4194, 4221, 4335, 4782, 4790, 4851, 5111, 5187, 5467, 5914, 5970, 5977, 6597, 6668, 6929, 6944, 6945, 7181, 7329, 7376, 7593, 7692, 7703, 7727, 7755, 7975, 8241, 8289, 8535, 9093, 9099, 9112, 9569, 9572, 9612, 9646, 9759, 9925, 10014, 10062, 10127, 10174, 10370, 10401, 10459, 105…
GO:0016573	BP	e	histone acetylation	13/1736	44/20656	4.3363111370158157e-05	11	13	0.021440456785860998	1387, 2033, 2648, 5977, 6878, 7703, 8295, 9329, 10524, 10629, 53615, 84148, 112869
GO:0006338	BP	e	chromatin remodeling	21/1736	100/20656	7.246380053140179e-05	5	21	0.03445096301417914	1616, 2186, 2648, 3720, 6597, 6598, 6602, 6603, 8289, 9759, 10014, 10629, 10765, 11176, 23030, 23135, 29994, 55636, 57798, 84954, 283899
GO:0006489	BP	e	dolichyl diphosphate biosynthetic process	5/1736	7/20656	7.57908101588705e-05	7	5	0.03469815571754808	1798, 4597, 22845, 57171, 79947
GO:0008380	BP	e	RNA splicing	29/1736	161/20656	8.147673190491404e-05	8	29	0.03596906725273723	1659, 2521, 4116, 5725, 6100, 6732, 7919, 8449, 8570, 8996, 9128, 9416, 10250, 10262, 10921, 11129, 11157, 22985, 26993, 27257, 51747, 55702, 55954, 79005, 79228, 79650, 79706, 81576, 91603
GO:0007186	BP	p	G protein-coupled receptor signaling pathway	22/1736	1138/20656	3.0042873540407936e-21	5	22	3.713599598329825e-17	112, 134, 156, 207, 409, 575, 1609, 2767, 2791, 2870, 5998, 6002, 7349, 8786, 9564, 23263, 51763, 54328, 60626, 115557, 131601, 284339
GO:0050911	BP	p	detection of chemical stimulus involved in sensory perception of smell	0/1736	427/20656	5.581253647147263e-17	5	0	3.4494938166193656e-13
GO:0035195	BP	p	gene silencing by miRNA	8/1736	582/20656	1.1023602078452858e-13	10	8	4.542091509725193e-10	4343, 27327, 57690, 400931, 406937, 407011, 407019, 100126348
GO:0006955	BP	p	immune response	5/1736	424/20656	7.278971514550438e-11	2	5	2.249384172283949e-07	4851, 5989, 6668, 9020, 9567
GO:0002250	BP	p	adaptive immune response	5/1736	350/20656	2.6705934190793155e-08	3	5	5.50186754220657e-05	1445, 28988, 57192, 80758, 81622
GO:0050776	BP	p	regulation of immune response	2/1736	221/20656	1.2159010355021581e-06	4	2	0.001878719087480272	11120, 56928
GO:0031424	BP	p	keratinization	1/1736	180/20656	4.520517477388147e-06	2	1	0.0050798287761813525	81858
GO:0042742	BP	p	defense response to bacterium	2/1736	201/20656	8.360933389799726e-06	6	2	0.006132957783439394	9636, 57506
GO:0006958	BP	p	complement activation, classical pathway	0/1736	141/20656	9.219323158952146e-06	8	0	0.006331114087100416
GO:0007155	BP	p	cell adhesion	17/1736	483/20656	2.0032733610148995e-05	2	17	0.012381231007752586	421, 575, 977, 3908, 7148, 8189, 8496, 9223, 9564, 9788, 9855, 9891, 10020, 10174, 10296, 23769, 51162
GO:0007267	BP	p	cell-cell signaling	4/1736	228/20656	3.335854913350341e-05	3	4	0.017928044601705894	134, 1942, 7791, 26585
GO:0007268	BP	p	chemical synaptic transmission	5/1736	248/20656	4.1812377074667936e-05	7	5	0.021440456785860998	321, 2900, 9094, 9379, 22871
GO:0005654	CC	e	nucleoplasm	543/1736	3697/20656	8.965569587541287e-46	2	543	1.5779402474072667e-42	25, 35, 207, 208, 463, 472, 790, 874, 988, 994, 997, 1025, 1050, 1186, 1196, 1387, 1453, 1454, 1464, 1477, 1478, 1523, 1613, 1616, 1659, 1676, 1736, 1786, 1797, 1801, 1840, 1856, 1869, 1874, 1877, 1936, 2010, 2011, 2033, 2063, 2067, 2071, 2077, 2101, 2186, 2314, 2521, 2648, 2873, 2958, 2972, 3014, 3104, 3191, 3275, 3297, 3607, 3619, 3654, 3661, 3720, 3899, 4000, 4116, 4123, 4149, 4152, 4176, 4194…
GO:0005634	CC	e	nucleus	606/1736	5339/20656	2.2916067302241835e-18	5	606	1.0083069612986407e-15	25, 32, 35, 207, 208, 409, 421, 463, 472, 581, 790, 842, 984, 988, 994, 997, 1025, 1050, 1196, 1387, 1388, 1453, 1454, 1523, 1535, 1609, 1613, 1616, 1659, 1676, 1736, 1762, 1786, 1797, 1852, 1856, 1869, 1874, 1936, 2021, 2033, 2063, 2071, 2077, 2101, 2186, 2314, 2317, 2521, 2539, 2648, 2738, 2931, 2972, 3014, 3191, 3275, 3297, 3299, 3551, 3607, 3619, 3654, 3661, 3720, 3835, 3899, 3911, 4000, 4116…
GO:0016607	CC	e	nuclear speck	79/1736	403/20656	1.0321809137012907e-12	3	79	2.5951977258775313e-10	988, 997, 1196, 1609, 2057, 3014, 3299, 3835, 4000, 4116, 4152, 4968, 5546, 5566, 5681, 6732, 6944, 7919, 8106, 8175, 8178, 8241, 8535, 8859, 9092, 9128, 9343, 9646, 9739, 9759, 9775, 9794, 9904, 9907, 10014, 10212, 10250, 10401, 10454, 10482, 10921, 11176, 11273, 22985, 23067, 23254, 23464, 23774, 24144, 25766, 25957, 26097, 26121, 26993, 29890, 30827, 51501, 51747, 54540, 54815, 55898, 56252, 5…
GO:0005829	CC	e	cytosol	543/1736	5151/20656	4.309254257419537e-10	2	543	8.426986103398206e-08	25, 30, 32, 156, 158, 160, 207, 208, 369, 409, 435, 578, 581, 637, 755, 790, 823, 842, 874, 883, 977, 994, 997, 1119, 1312, 1384, 1445, 1453, 1454, 1523, 1609, 1616, 1676, 1797, 1801, 1806, 1840, 1852, 1856, 1857, 1891, 1936, 1967, 2021, 2033, 2077, 2310, 2314, 2317, 2356, 2539, 2580, 2671, 2733, 2800, 2873, 2931, 2997, 3039, 3104, 3191, 3257, 3275, 3297, 3433, 3551, 3619, 3654, 3661, 3795, 3835,…
GO:0035097	CC	e	histone methyltransferase complex	16/1736	32/20656	9.484364079974427e-10	5	16	1.6692480780754992e-07	3720, 4221, 4297, 8085, 9739, 9757, 10765, 11091, 23030, 23054, 23067, 30827, 58508, 63925, 79447, 84661
GO:0005730	CC	e	nucleolus	170/1736	1311/20656	7.008653164897667e-09	5	170	1.1213845063836266e-06	25, 472, 1050, 1616, 1736, 2733, 3177, 3275, 4839, 5253, 5394, 5725, 6002, 6597, 6598, 6749, 6838, 6949, 7343, 7515, 8479, 8568, 8602, 8996, 9013, 9136, 9191, 9223, 9277, 9416, 9442, 9587, 9775, 9790, 9842, 9875, 9904, 10039, 10262, 10459, 10514, 10524, 10607, 10633, 10849, 11157, 11176, 11194, 11284, 22984, 22985, 23005, 23133, 23212, 23293, 23481, 23583, 24144, 26071, 26097, 26155, 26168, 26768…
GO:0005765	CC	e	lysosomal membrane	54/1736	317/20656	5.90483320539486e-07	7	54	8.66042203457913e-05	53, 1185, 1186, 1497, 1889, 2548, 2629, 2767, 2896, 5826, 8131, 9482, 9681, 9842, 10641, 10948, 11182, 23250, 23334, 23385, 23503, 25851, 29988, 51092, 51479, 53373, 54785, 54896, 55823, 55846, 55858, 56834, 56848, 56928, 57192, 57406, 57521, 57617, 58986, 64601, 79036, 79726, 79803, 83547, 84219, 84286, 89845, 90809, 91056, 112770, 114790, 124997, 126321, 220441
GO:0016020	CC	e	membrane	233/1736	2108/20656	8.888406469697778e-06	2	233	0.0012033534912821607	30, 53, 112, 156, 160, 581, 637, 790, 823, 977, 988, 1025, 1186, 1312, 1535, 1727, 1798, 1889, 1891, 1967, 2010, 2011, 2132, 2539, 2548, 2580, 2590, 2733, 2870, 2896, 2990, 2997, 3039, 3191, 3241, 3268, 3290, 3338, 3703, 4176, 4296, 4830, 5045, 5195, 5394, 5447, 5476, 5496, 5566, 5717, 5725, 6293, 6339, 6388, 6494, 6597, 6794, 6810, 6833, 7249, 7297, 7439, 7786, 7841, 7922, 7965, 8086, 8310, 8570…
GO:0043231	CC	e	intracellular membrane-bounded organelle	102/1736	792/20656	1.4553789407046886e-05	4	102	0.0017076446237601682	30, 208, 409, 472, 755, 1050, 1185, 1186, 1312, 1497, 1798, 2539, 2580, 2990, 3607, 5447, 5476, 5536, 5589, 5768, 5881, 5977, 5989, 6598, 6602, 7043, 7108, 8675, 9020, 9093, 9112, 9146, 9150, 9343, 9392, 9667, 9794, 9842, 9869, 10066, 10067, 10514, 10898, 10938, 10948, 11033, 11243, 22897, 22994, 23042, 23054, 23130, 23250, 23283, 23295, 23762, 25851, 26088, 26505, 27301, 27327, 29886, 29911, 299…
GO:0000123	CC	e	histone acetyltransferase complex	11/1736	32/20656	3.5092604698010335e-05	6	11	0.003633116721676364	1387, 2033, 2648, 5977, 7862, 10524, 11091, 11143, 27154, 84148, 84289
GO:0005789	CC	e	endoplasmic reticulum membrane	115/1736	948/20656	5.608179547857475e-05	4	115	0.005483553335682865	581, 1388, 1535, 1727, 1798, 2132, 2590, 3290, 3703, 4851, 5283, 5447, 5681, 5826, 5833, 6811, 7108, 7841, 7922, 8605, 8694, 8818, 8844, 9091, 9524, 9526, 9780, 9883, 9919, 9986, 10113, 10195, 10280, 10400, 10585, 10682, 10869, 10897, 10908, 10948, 10994, 10999, 11068, 11161, 11253, 22845, 23225, 23275, 23344, 23399, 23753, 23769, 25979, 26003, 26086, 27315, 27429, 29914, 29954, 50814, 51368, 533…
GO:0046540	CC	e	U4/U6 x U5 tri-snRNP complex	12/1736	43/20656	0.00015602868450575387	6	12	0.013645172746551503	9092, 9128, 9343, 9416, 11157, 26121, 26827, 26831, 26832, 26834, 26835, 101954278
GO:0031931	CC	e	TORC1 complex	5/1736	8/20656	0.0001880511345761403	3	5	0.015044090766091223	9675, 9894, 57521, 64223, 84335
GO:0045171	CC	e	intercellular bridge	16/1736	71/20656	0.00021649132687480787	2	16	0.015776973760072605	2101, 5566, 5768, 8625, 9094, 10011, 11021, 22981, 22994, 29781, 55177, 57215, 57553, 63935, 79650, 84861
GO:0043657	CC	e	host cell	13/1736	51/20656	0.00022827970400052038	3	13	0.015776973760072605	8021, 8086, 8480, 9883, 23225, 23511, 23636, 51160, 55048, 79902, 93343, 155382, 100101267
GO:0005813	CC	e	centrosome	67/1736	507/20656	0.00024015133953936572	3	67	0.015776973760072605	35, 994, 1453, 1869, 2648, 2733, 3014, 3297, 3801, 4218, 4296, 4830, 4957, 5111, 5566, 5977, 6904, 7283, 8086, 8379, 8881, 9024, 9094, 9099, 9150, 9696, 9814, 9820, 10807, 10844, 10868, 22809, 22897, 22981, 22994, 23299, 23352, 23363, 23503, 23636, 29911, 49856, 54903, 55212, 55755, 55857, 56259, 56928, 57701, 63971, 64858, 79187, 79874, 80212, 80279, 80709, 84221, 84861, 84936, 85378, 93343, 116…
GO:0071013	CC	e	catalytic step 2 spliceosome	18/1736	86/20656	0.00024203312018293203	4	18	0.015776973760072605	988, 1659, 4116, 8175, 8220, 9092, 9343, 9416, 9775, 9785, 10250, 22913, 24144, 55696, 56949, 58509, 60625, 84292
GO:0044666	CC	e	MLL3/4 complex	6/1736	13/20656	0.000357020624407792	6	6	0.02244129639134693	8085, 11091, 23135, 58508, 79447, 84661
GO:0005739	CC	e	mitochondrion	142/1736	1271/20656	0.00038127329061279393	5	142	0.023139344533741977	25, 32, 35, 207, 369, 578, 581, 587, 617, 637, 755, 823, 842, 883, 1384, 1632, 1727, 1869, 1891, 2011, 2021, 2356, 2639, 2671, 2931, 3052, 3607, 3720, 3954, 4357, 4358, 4521, 4595, 4731, 4790, 4817, 4833, 4968, 5018, 5428, 5442, 5447, 5566, 6182, 6687, 6794, 6901, 7755, 8192, 8398, 8834, 8996, 9054, 9093, 9131, 9238, 9329, 9463, 9489, 9673, 9812, 10295, 10452, 10469, 10587, 10849, 10948, 10993, 1…
GO:0030173	CC	e	integral component of Golgi membrane	14/1736	61/20656	0.00043208429619394465	5	14	0.02449667986848335	2590, 5045, 5768, 5986, 7355, 10897, 11079, 29914, 51272, 90522, 91252, 113829, 128637, 169714
GO:0071339	CC	e	MLL1 complex	9/1736	29/20656	0.0004352942200834774	7	9	0.02449667986848335	4149, 4297, 6878, 11091, 26121, 26168, 27043, 81887, 84148
GO:0005794	CC	e	Golgi apparatus	116/1736	1003/20656	0.00044539417942697	5	116	0.02449667986848335	41, 1388, 1453, 1523, 1535, 2132, 2580, 2590, 2622, 2629, 2800, 2801, 2896, 3759, 3801, 5152, 5310, 5681, 5768, 6293, 6811, 7249, 7355, 7542, 7922, 8216, 8295, 8675, 8705, 9092, 9463, 9820, 9919, 10014, 10066, 10067, 10139, 10298, 10612, 11070, 11079, 11243, 11253, 11285, 11336, 22871, 23042, 23094, 23163, 23274, 23275, 23299, 23315, 23363, 23385, 26003, 26035, 26088, 27327, 29801, 30818, 51006, …
GO:0005694	CC	e	chromosome	23/1736	127/20656	0.0005266947538149552	5	23	0.02794451741346557	2033, 7156, 7862, 9400, 9401, 9656, 9869, 9904, 10362, 10459, 10785, 10849, 11143, 22893, 23067, 23774, 78994, 79813, 83743, 84289, 91603, 200424, 339230
GO:0001650	CC	e	fibrillar center	23/1736	129/20656	0.0005915026645489963	2	23	0.028917908044617597	1736, 1936, 2101, 4782, 5195, 6598, 6949, 7343, 9013, 9020, 9875, 9891, 10849, 23212, 23583, 27301, 29997, 54496, 54862, 80709, 84245, 114785, 339230
GO:1990130	CC	e	GATOR1 complex	4/1736	6/20656	0.0006493795858676907	2	4	0.0300765281875562	8131, 9681, 10641, 23334
GO:0032592	CC	e	integral component of mitochondrial membrane	5/1736	10/20656	0.0007329646527605477	5	5	0.03307737920150164	637, 5018, 54968, 57143, 80024
GO:0005576	CC	p	extracellular region	62/1736	1888/20656	1.0744383504408487e-20	2	62	9.455057483879469e-18	30, 410, 823, 1302, 1464, 1727, 1839, 1942, 2057, 2200, 2590, 2621, 2622, 2671, 2896, 2990, 3039, 3908, 3911, 4054, 4282, 4790, 4851, 5045, 5476, 5641, 5717, 5768, 5986, 6480, 7043, 7148, 7349, 7475, 8425, 9636, 9961, 9973, 10533, 23191, 27154, 28988, 51162, 51337, 51368, 54676, 57143, 60343, 64847, 66005, 79169, 84514, 84623, 113177, 114790, 114798, 115950, 124583, 284361, 375790, 401115, 100462…
GO:0005615	CC	p	extracellular space	60/1736	1824/20656	5.265294984332297e-20	2	60	3.0889730574749475e-17	575, 874, 1302, 1839, 2200, 2621, 2648, 2733, 2896, 2990, 3039, 3911, 4282, 4343, 4521, 5768, 6388, 6597, 6609, 6810, 7043, 7148, 7475, 8343, 8398, 8425, 8646, 8751, 8824, 9973, 11093, 22897, 23094, 23203, 23247, 23263, 23769, 26585, 51162, 54414, 55663, 55959, 56005, 56975, 57453, 57715, 57727, 64132, 64207, 64374, 66005, 79147, 79174, 84894, 114900, 140710, 169714, 283870, 407019, 441381
GO:0005886	CC	p	plasma membrane	252/1736	4638/20656	6.068669095923788e-18	3	252	2.136171521765173e-15	41, 112, 134, 156, 160, 207, 208, 321, 409, 421, 575, 755, 823, 977, 1312, 1445, 1453, 1464, 1497, 1535, 1609, 1676, 1797, 1838, 1839, 1889, 1942, 1967, 2011, 2057, 2317, 2548, 2686, 2767, 2791, 2870, 2894, 2896, 2899, 2900, 3177, 3654, 3714, 3732, 3748, 3759, 4140, 4218, 4282, 4326, 4521, 4851, 5045, 5256, 5310, 5335, 5361, 5531, 5536, 5681, 5802, 5875, 5881, 5998, 6002, 6339, 6461, 6609, 6732, …
GO:0005887	CC	p	integral component of plasma membrane	44/1736	1392/20656	3.860547851607835e-16	4	44	1.132427369804965e-13	41, 112, 134, 575, 977, 1464, 1839, 2057, 2899, 2900, 3177, 3714, 3732, 3759, 5310, 5361, 5802, 6843, 7108, 8834, 9028, 9482, 9986, 10098, 10280, 10296, 10682, 11120, 22871, 23129, 23385, 23769, 26262, 29988, 51293, 55558, 57192, 57537, 57715, 58986, 79581, 84895, 126321, 376497
GO:0009897	CC	p	external side of plasma membrane	3/1736	382/20656	3.7380346026444806e-11	3	3	8.223676125817858e-09	1889, 11120, 22871
GO:0042101	CC	p	T cell receptor complex	0/1736	137/20656	1.4240036202601998e-05	5	0	0.0017076446237601682
GO:0016324	CC	p	apical plasma membrane	10/1736	353/20656	2.5960448329357805e-05	4	10	0.0028556493162293587	160, 1464, 1535, 4851, 9351, 23094, 89958, 113235, 222962, 389813
GO:0062023	CC	p	collagen-containing extracellular matrix	12/1736	374/20656	6.695244669392477e-05	3	12	0.0062019108516477685	1302, 1464, 2200, 3908, 3911, 4054, 7043, 7148, 8425, 26585, 51162, 375790
GO:0070062	CC	p	extracellular exosome	137/1736	2167/20656	0.00016281172027135318	6	137	0.013645172746551503	53, 410, 435, 581, 706, 790, 823, 1312, 1445, 1464, 1497, 1889, 1891, 2132, 2186, 2317, 2539, 2548, 2621, 2629, 2767, 2894, 2896, 2990, 3014, 3039, 3191, 3425, 3732, 3795, 3801, 3911, 4054, 4140, 4218, 4282, 4351, 4357, 4668, 4669, 4830, 5045, 5111, 5134, 5184, 5198, 5310, 5361, 5476, 5566, 5641, 5725, 5768, 5802, 5881, 5973, 6448, 6576, 6609, 6793, 6794, 6810, 6897, 7148, 7264, 7297, 7475, 7841,…
GO:0009986	CC	p	cell surface	27/1736	601/20656	0.00023605452540768646	2	27	0.015776973760072605	41, 977, 1464, 1839, 4282, 4851, 5045, 5310, 5914, 6810, 6843, 7043, 7475, 8751, 11079, 11093, 22871, 23181, 26585, 51162, 51754, 55959, 57453, 78999, 79414, 81502, 113235
GO:0045095	CC	p	keratin filament	0/1736	95/20656	0.0005398372682146758	7	0	0.02794451741346557
GO:0043235	CC	p	receptor complex	5/1736	207/20656	0.00058564094477742	2	5	0.028917908044617597	4851, 7108, 10062, 22871, 57192
GO:0016021	CC	p	integral component of membrane	256/1736	3661/20656	0.0006312381450591866	3	256	0.030026463116328873	53, 575, 617, 706, 1185, 1186, 1312, 1497, 1798, 1889, 2010, 2132, 2317, 2686, 3177, 3338, 3703, 3748, 3954, 4358, 4851, 5195, 5310, 5447, 5826, 6339, 6480, 6576, 6810, 6811, 6901, 7439, 7542, 7841, 7922, 8273, 8398, 8675, 8677, 8694, 8705, 8751, 9091, 9379, 9482, 9526, 9673, 9780, 9883, 10066, 10067, 10227, 10280, 10400, 10452, 10585, 10712, 10869, 10908, 10948, 10994, 10999, 11068, 11070, 11094…
GO:0005515	MF	e	protein binding	1236/1736	12068/20656	1.5569041807461309e-30	2	1236	6.604387534725088e-27	25, 30, 32, 41, 112, 134, 156, 160, 207, 208, 321, 369, 409, 410, 421, 435, 463, 472, 575, 578, 581, 587, 617, 637, 706, 755, 823, 842, 874, 883, 977, 984, 988, 994, 997, 1025, 1050, 1164, 1186, 1196, 1302, 1312, 1387, 1388, 1445, 1453, 1454, 1477, 1478, 1535, 1609, 1613, 1616, 1659, 1676, 1727, 1736, 1786, 1801, 1806, 1838, 1839, 1840, 1852, 1856, 1857, 1869, 1874, 1877, 1889, 1891, 1936, 1942, …
GO:0003723	MF	e	RNA binding	191/1736	1391/20656	4.9362797950231555e-12	4	191	5.2349247226220565e-09	984, 988, 1454, 1477, 1478, 1659, 1736, 1786, 2011, 2317, 2521, 2896, 3191, 3433, 4116, 4343, 4731, 4830, 4839, 5394, 5442, 5514, 5536, 5725, 5976, 6100, 6139, 6182, 6294, 6433, 6499, 6597, 6626, 6732, 6749, 6838, 6949, 7329, 7343, 7625, 7791, 7919, 8106, 8175, 8241, 8449, 8480, 8568, 8570, 8602, 8662, 8996, 9092, 9130, 9136, 9238, 9277, 9343, 9416, 9567, 9667, 9739, 9775, 9785, 9790, 9875, 9904,…
GO:0046872	MF	e	metal ion binding	286/1736	2323/20656	9.08473117395203e-12	4	286	7.707485927980901e-09	32, 112, 208, 369, 578, 1302, 1445, 1535, 1609, 1798, 1806, 1877, 2021, 2132, 2186, 2356, 2521, 2738, 2767, 2972, 3052, 3104, 3268, 3703, 4123, 4215, 4337, 4521, 4595, 4833, 5045, 5134, 5152, 5192, 5198, 5496, 5514, 5531, 5536, 5977, 5986, 6100, 6448, 6650, 6668, 7016, 7064, 7562, 7589, 7593, 7625, 7627, 7629, 7633, 7692, 7694, 7701, 7703, 7709, 7726, 7727, 7760, 7791, 7862, 8085, 8241, 8527, 875…
GO:0003677	MF	e	DNA binding	156/1736	1237/20656	1.9782057306367207e-07	4	156	0.00011987926727658527	25, 472, 988, 1025, 1050, 1786, 1869, 1874, 1936, 2033, 2067, 2071, 2521, 2738, 3014, 3297, 3661, 3835, 4149, 4152, 4176, 4802, 5134, 5425, 5428, 5467, 5514, 5893, 5970, 6597, 6598, 6621, 6666, 6749, 6838, 6878, 6929, 6944, 6945, 7156, 7181, 7376, 7542, 7625, 7694, 7703, 7726, 7760, 7862, 8085, 8289, 8343, 8570, 8625, 8629, 9131, 9191, 9328, 9329, 9580, 9640, 9726, 9869, 10011, 10062, 10113, 1018…
GO:0003713	MF	e	transcription coactivator activity	45/1736	241/20656	4.4727395784293576e-07	4	45	0.00023716701614621668	25, 1050, 1387, 1616, 1840, 2033, 2521, 2648, 3275, 4793, 4851, 5253, 5467, 6597, 6598, 6602, 6603, 6666, 6878, 8085, 8289, 8625, 9112, 9149, 9442, 9794, 9862, 9968, 10011, 10025, 10370, 10498, 10524, 10629, 11243, 23054, 27005, 57178, 57591, 58508, 64210, 84954, 90390, 171023, 283149
GO:0003682	MF	e	chromatin binding	65/1736	446/20656	1.3019337547346687e-05	2	65	0.006136447763982739	1025, 1050, 1164, 1387, 2033, 2521, 2648, 3720, 4152, 4221, 4335, 4790, 5089, 5111, 5428, 5914, 5970, 5976, 6294, 6602, 7343, 8019, 8535, 9112, 9612, 9869, 9918, 9968, 9985, 10014, 10036, 10370, 22809, 22893, 23054, 23133, 23135, 23309, 23476, 23598, 23636, 25885, 26053, 26147, 26155, 27043, 29781, 51149, 51548, 51564, 54828, 55636, 57597, 57727, 83743, 83746, 84289, 84629, 90780, 114785, 148479,…
GO:0042800	MF	e	histone methyltransferase activity (H3-K4 specific)	8/1736	17/20656	2.981855996006239e-05	9	8	0.011499121031871333	4297, 8085, 9739, 9757, 11091, 23067, 30827, 58508
GO:0070577	MF	e	lysine-acetylated histone binding	9/1736	22/20656	3.710030440346074e-05	5	9	0.01311495760662337	4297, 5977, 6597, 8019, 10498, 11176, 23476, 65980, 80764
GO:0008134	MF	e	transcription factor binding	48/1736	317/20656	5.9535779940857875e-05	3	48	0.019426982962239932	1050, 1387, 1616, 1869, 1874, 2033, 2071, 2186, 2648, 2958, 2972, 3720, 4790, 4802, 5089, 5187, 5467, 5914, 5970, 6597, 6722, 6908, 6929, 6945, 7329, 7709, 9739, 9759, 9817, 10014, 10174, 10307, 10514, 10533, 11060, 11267, 22984, 23082, 26145, 27043, 54828, 54880, 55290, 81559, 81857, 84148, 115950, 124512
GO:0003724	MF	e	RNA helicase activity	17/1736	74/20656	0.00010804513104544182	9	17	0.031508160501256995	1659, 5976, 6499, 7919, 8449, 9416, 9775, 9785, 10212, 54555, 54606, 55794, 57647, 57696, 60625, 79132, 317781
GO:0030621	MF	e	U4 snRNA binding	6/1736	11/20656	0.00011141499470034298	6	6	0.031508160501256995	7919, 9128, 25929, 26121, 26827, 101954278
GO:0001164	MF	e	RNA polymerase I core promoter sequence-specific DNA binding	5/1736	8/20656	0.0001880511345761403	9	5	0.0498570570544992	6597, 6598, 7343, 9013, 11176
GO:0004930	MF	p	G protein-coupled receptor activity	3/1736	741/20656	1.795521911812356e-24	4	3	3.8083019749540065e-21	575, 54328, 131601
GO:0004984	MF	p	olfactory receptor activity	0/1736	427/20656	5.581253647147263e-17	4	0	7.891892657066229e-14
GO:1903231	MF	p	mRNA binding involved in posttranscriptional gene silencing	2/1736	274/20656	1.822310830444353e-08	6	2	1.2883737571241574e-05	406937, 407019
GO:0003823	MF	p	antigen binding	0/1736	124/20656	2.9008669518615425e-05	2	0	0.011499121031871333
