## Supplementary material for "Genetic and environmental regulation of caudate nucleus transcriptome: insight into schizophrenia risk and the dopamine system": Data S6: module4_genes.csv

gene_id	gene_name
ENSG00000227232.5	WASH7P
ENSG00000236679.2	RPL23AP24
ENSG00000160072.19	ATAD3B
ENSG00000215790.6	SLC35E2
ENSG00000116151.13	MORN1
ENSG00000198912.10	C1orf174
ENSG00000131697.17	NPHP4
ENSG00000173614.13	NMNAT1
ENSG00000116663.10	FBXO6
ENSG00000197312.11	DDI2
ENSG00000185519.8	FAM131C
ENSG00000219481.10	NBPF1
ENSG00000162482.4	AKR7A3
ENSG00000117245.12	KIF17
ENSG00000142794.18	NBPF3
ENSG00000133216.16	EPHB2
ENSG00000249087.6	ZNF436-AS1
ENSG00000117308.14	GALE
ENSG00000117305.14	HMGCL
ENSG00000001460.17	STPG1
ENSG00000117602.11	RCAN3
ENSG00000182749.5	PAQR7
ENSG00000158006.13	PAFAH2
ENSG00000175087.9	PDIK1L
ENSG00000060642.10	PIGV
ENSG00000009780.15	FAM76A
ENSG00000180098.9	TRNAU1AP
ENSG00000120656.11	TAF12
ENSG00000162419.12	GMEB1
ENSG00000060656.19	PTPRU
ENSG00000160050.14	CCDC28B
ENSG00000121903.14	ZSCAN20
ENSG00000163867.16	ZMYM6
ENSG00000197056.9	ZMYM1
ENSG00000163877.9	SNIP1
ENSG00000134697.12	GNL2
ENSG00000116922.14	C1orf109
ENSG00000196449.3	YRDC
ENSG00000116954.7	RRAGC
ENSG00000116981.3	NT5C1A
ENSG00000084072.16	PPIE
ENSG00000187815.9	ZFP69
ENSG00000164002.11	EXO5
ENSG00000117010.15	ZNF684
ENSG00000236505.1	RP1-63P18.2
ENSG00000171793.13	CTPS1
ENSG00000164008.14	C1orf50
ENSG00000164010.13	ERMAP
ENSG00000164011.17	ZNF691
ENSG00000227533.5	SLC2A1-AS1
ENSG00000243710.7	CFAP57
ENSG00000159214.12	CCDC24
ENSG00000200913.1	SNORD46
ENSG00000162415.6	ZSWIM5
ENSG00000132773.11	TOE1
ENSG00000159596.6	TMEM69
ENSG00000117461.14	PIK3R3
ENSG00000117481.10	NSUN4
ENSG00000079277.19	MKNK1
ENSG00000162373.12	BEND5
ENSG00000228929.1	RPS13P2
ENSG00000264834.1	MIR1273F
ENSG00000058804.11	NDC1
ENSG00000081870.11	HSPB11
ENSG00000116212.14	LRRC42
ENSG00000116205.11	TCEANC2
ENSG00000172456.17	FGGY
ENSG00000226476.3	RP11-776H12.1
ENSG00000088035.15	ALG6
ENSG00000142856.16	ITGB3BP
ENSG00000203965.12	EFCAB7
ENSG00000116678.18	LEPR
ENSG00000197568.13	HHLA3
ENSG00000184005.10	ST6GALNAC3
ENSG00000117151.12	CTBS
ENSG00000097096.8	SYDE2
ENSG00000142867.12	BCL10
ENSG00000171502.14	COL24A1
ENSG00000225568.1	RP11-384B12.3
ENSG00000231999.6	FLJ27354
ENSG00000171488.14	LRRC8C
ENSG00000189195.10	BTBD8
ENSG00000235501.5	RP4-639F20.1
ENSG00000122481.16	RWDD3
ENSG00000117620.13	SLC35A3
ENSG00000156876.9	SASS6
ENSG00000085491.15	SLC25A24
ENSG00000174151.14	CYB561D1
ENSG00000065135.9	GNAI3
ENSG00000168765.15	GSTM4
ENSG00000213366.12	GSTM2
ENSG00000134201.10	GSTM5
ENSG00000258634.3	RP4-773N10.4
ENSG00000134255.13	CEPT1
ENSG00000243960.1	RP11-552M11.4
ENSG00000197852.9	FAM212B
ENSG00000116830.11	TTF2
ENSG00000065183.15	WDR3
ENSG00000116874.11	WARS2
ENSG00000231365.5	RP11-418J17.1
ENSG00000223804.5	CH17-472G23.2
ENSG00000171943.11	SRGAP2C
ENSG00000272583.1	RP11-344P13.6
ENSG00000270872.2	SRGAP2D
ENSG00000196369.10	SRGAP2B
ENSG00000276216.1	CH17-373J23.1
ENSG00000117262.18	GPR89A
ENSG00000277420.1	CH17-408M7.1
ENSG00000237188.3	RP11-337C18.8
ENSG00000116128.10	BCL9
ENSG00000269713.7	NBPF9
ENSG00000277147.4	LINC00869
ENSG00000228126.1	FALEC
ENSG00000143387.12	CTSK
ENSG00000143434.15	SEMA6C
ENSG00000182134.15	TDRKH
ENSG00000203288.3	RP11-98D18.9
ENSG00000159445.12	THEM4
ENSG00000237975.6	FLG-AS1
ENSG00000169231.13	THBS3
ENSG00000235919.4	ASH1L-AS1
ENSG00000125459.14	MSTO1
ENSG00000143319.16	ISG20L2
ENSG00000183853.17	KIRREL
ENSG00000188004.9	C1orf204
ENSG00000143315.6	PIGM
ENSG00000235082.2	SUMO1P3
ENSG00000143224.17	PPOX
ENSG00000132196.13	HSD17B7
ENSG00000143195.12	ILDR2
ENSG00000143156.13	NME7
ENSG00000117477.12	CCDC181
ENSG00000117479.12	SLC19A2
ENSG00000171806.11	METTL18
ENSG00000000457.13	SCYL3
ENSG00000120370.12	GORAB
ENSG00000135845.9	PIGC
ENSG00000162753.11	SLC9C2
ENSG00000117593.9	DARS2
ENSG00000186283.13	TOR3A
ENSG00000153029.14	MR1
ENSG00000135828.11	RNASEL
ENSG00000121481.10	RNF2
ENSG00000121486.11	TRMT1L
ENSG00000162687.16	KCNT2
ENSG00000118197.13	DDX59
ENSG00000174514.12	MFSD4A
ENSG00000266028.7	SRGAP2
ENSG00000143486.15	EIF2D
ENSG00000117597.17	DIEXF
ENSG00000203706.8	SERTAD4-AS1
ENSG00000229832.1	RP11-384C4.2
ENSG00000162769.12	FLVCR1
ENSG00000143499.13	SMYD2
ENSG00000196482.16	ESRRG
ENSG00000092978.10	GPATCH2
ENSG00000067533.5	RRP15
ENSG00000143498.17	TAF1A
ENSG00000228106.5	RP11-452F19.3
ENSG00000143748.17	NVL
ENSG00000143801.16	PSEN2
ENSG00000181873.12	IBA57
ENSG00000135801.9	TAF5L
ENSG00000135763.9	URB2
ENSG00000135775.13	COG2
ENSG00000010072.15	SPRTN
ENSG00000233461.5	RP11-295G20.2
ENSG00000135778.11	NTPCR
ENSG00000162885.12	B3GALNT2
ENSG00000086619.13	ERO1B
ENSG00000203668.2	CHML
ENSG00000179397.17	C1orf101
ENSG00000188295.14	ZNF669
ENSG00000162714.12	ZNF496
ENSG00000196071.4	OR2L13
ENSG00000151353.14	TMEM18
ENSG00000176887.6	SOX11
ENSG00000134326.11	CMPK2
ENSG00000150873.11	C2orf50
ENSG00000162976.12	PQLC3
ENSG00000169016.16	E2F6
ENSG00000118960.12	HS1BP3
ENSG00000163026.11	WDCP
ENSG00000138092.10	CENPO
ENSG00000217643.1	PTGES3P2
ENSG00000084693.15	AGBL5
ENSG00000272148.1	RP11-195B17.1
ENSG00000265321.1	MIR4263
ENSG00000271228.1	CTC-336P14.1
ENSG00000018699.11	TTC27
ENSG00000115841.19	RMDN2
ENSG00000152147.10	GEMIN6
ENSG00000214694.10	ARHGEF33
ENSG00000229692.3	SOS1-IT1
ENSG00000138050.14	THUMPD2
ENSG00000115970.18	THADA
ENSG00000152527.13	PLEKHH2
ENSG00000143919.14	CAMKMT
ENSG00000068784.12	SRBD1
ENSG00000250565.6	ATP6V1E2
ENSG00000151665.12	PIGF
ENSG00000116062.14	MSH6
ENSG00000115239.21	ASB3
ENSG00000214595.11	EML6
ENSG00000055813.5	CCDC85A
ENSG00000115421.12	PAPOLG
ENSG00000162924.13	REL
ENSG00000212978.6	AC016747.3
ENSG00000237651.6	C2orf74
ENSG00000170264.12	FAM161A
ENSG00000143951.15	WDPCP
ENSG00000143995.19	MEIS1
ENSG00000143971.7	ETAA1
ENSG00000243667.6	WDR92
ENSG00000196975.15	ANXA4
ENSG00000059728.10	MXD1
ENSG00000124357.12	NAGK
ENSG00000124370.10	MCEE
ENSG00000003137.8	CYP26B1
ENSG00000257800.1	FNBP1P1
ENSG00000115289.13	PCGF1
ENSG00000005436.13	GCFC2
ENSG00000115486.11	GGCX
ENSG00000168887.10	C2orf68
ENSG00000231259.4	AC125232.1
ENSG00000172071.11	EIF2AK3
ENSG00000153574.8	RPIA
ENSG00000283196.1	RP4-614C10.2
ENSG00000275111.4	ZNF2
ENSG00000229689.3	AC009237.8
ENSG00000204685.6	STARD7-AS1
ENSG00000158158.11	CNNM4
ENSG00000273265.1	RP11-353K11.1
ENSG00000213337.8	ANKRD39
ENSG00000241962.9	RP11-111H13.1
ENSG00000144182.16	LIPT1
ENSG00000158411.10	MITD1
ENSG00000115539.13	PDCL3
ENSG00000204634.12	TBC1D8
ENSG00000175874.9	CREG2
ENSG00000135953.10	MFSD9
ENSG00000163006.11	CCDC138
ENSG00000172985.10	SH3RF3
ENSG00000144061.12	NPHP1
ENSG00000153094.21	BCL2L11
ENSG00000144161.12	ZC3H8
ENSG00000169629.11	RGPD8
ENSG00000125630.15	POLR1B
ENSG00000243389.1	AC012442.5
ENSG00000136682.14	CBWD2
ENSG00000279267.1	RP11-395L14.18
ENSG00000240356.6	RPL23AP7
ENSG00000175497.16	DPP10
ENSG00000144120.12	TMEM177
ENSG00000236682.1	AC068282.3
ENSG00000163040.14	CCDC74A
ENSG00000197927.12	C2orf27A
ENSG00000224043.7	CCNT2-AS1
ENSG00000121988.17	ZRANB3
ENSG00000076003.4	MCM6
ENSG00000115963.13	RND3
ENSG00000184898.6	RBM43
ENSG00000230562.3	FAM133DP
ENSG00000224152.1	AC009506.1
ENSG00000163093.11	BBS5
ENSG00000144362.11	PHOSPHO2
ENSG00000128692.8	EIF2S2P4
ENSG00000115827.13	DCAF17
ENSG00000172878.13	METAP1D
ENSG00000196659.9	TTC30B
ENSG00000197557.6	TTC30A
ENSG00000155636.14	RBM45
ENSG00000204311.12	DFNB59
ENSG00000162998.4	FRZB
ENSG00000163002.12	NUP35
ENSG00000231646.5	FSIP2-AS1
ENSG00000237877.6	LINC01473
ENSG00000128694.11	OSGEPL1
ENSG00000119041.10	GTF3C3
ENSG00000236977.1	ANKRD44-IT1
ENSG00000247626.4	MARS2
ENSG00000196141.13	SPATS2L
ENSG00000155729.12	KCTD18
ENSG00000273456.1	RP11-686O6.2
ENSG00000173166.17	RAPH1
ENSG00000227946.1	AC007383.3
ENSG00000253008.2	MIR2355
ENSG00000163249.10	CCNYL1
ENSG00000138413.13	IDH1
ENSG00000270659.1	RP11-105N14.1
ENSG00000118242.15	MREG
ENSG00000115425.13	PECR
ENSG00000138375.12	SMARCAL1
ENSG00000272644.1	RP11-33O4.1
ENSG00000169047.5	IRS1
ENSG00000123977.9	DAW1
ENSG00000261829.1	RP11-223I10.1
ENSG00000221944.5	TIGD1
ENSG00000168918.13	INPP5D
ENSG00000124831.18	LRRFIP1
ENSG00000184182.18	UBE2F
ENSG00000072756.16	TRNT1
ENSG00000281584.1	AC024060.1
ENSG00000144455.13	SUMF1
ENSG00000170364.12	SETMAR
ENSG00000070950.9	RAD18
ENSG00000206573.8	THUMPD3-AS1
ENSG00000163719.19	MTMR14
ENSG00000156990.14	RPUSD3
ENSG00000186162.10	CIDECP
ENSG00000144559.10	TAMM41
ENSG00000157150.4	TIMP4
ENSG00000154764.5	WNT7A
ENSG00000151092.16	NGLY1
ENSG00000151093.7	OXSM
ENSG00000182973.18	CNOT10
ENSG00000188167.8	TMPPE
ENSG00000144668.11	ITGA9
ENSG00000235257.8	ITGA9-AS1
ENSG00000236411.1	NDUFAF4P3
ENSG00000136059.14	VILL
ENSG00000114739.13	ACVR2B
ENSG00000223797.5	ENTPD3-AS1
ENSG00000177873.12	ZNF619
ENSG00000177842.11	ZNF620
ENSG00000168038.10	ULK4
ENSG00000182983.14	ZNF662
ENSG00000196345.12	ZKSCAN7
ENSG00000236869.1	RP11-944L7.4
ENSG00000272077.1	RP11-348P10.2
ENSG00000196653.11	ZNF502
ENSG00000169964.6	TMEM42
ENSG00000075914.12	EXOSC7
ENSG00000088727.12	KIF9
ENSG00000280173.1	RP11-447D11.3
ENSG00000114268.11	PFKFB4
ENSG00000178149.16	DALRD3
ENSG00000188315.7	C3orf62
ENSG00000164077.13	MON1A
ENSG00000068028.17	RASSF1
ENSG00000114779.19	ABHD14B
ENSG00000010318.20	PHF7
ENSG00000168273.7	SMIM4
ENSG00000163935.13	SFMBT1
ENSG00000271976.1	RP11-884K10.7
ENSG00000272146.5	ARF4-AS1
ENSG00000163684.11	RPP14
ENSG00000189283.9	FHIT
ENSG00000163636.10	PSMD6
ENSG00000163378.13	EOGT
ENSG00000187098.14	MITF
ENSG00000144736.13	SHQ1
ENSG00000172986.12	GXYLT2
ENSG00000213300.5	HNRNPA3P6
ENSG00000244026.6	FAM86DP
ENSG00000243422.1	RPL23AP49
ENSG00000114480.12	GBE1
ENSG00000044524.10	EPHA3
ENSG00000178700.7	DHFRL1
ENSG00000178694.9	NSUN3
ENSG00000064225.12	ST3GAL6
ENSG00000057019.15	DCBLD2
ENSG00000184220.11	CMSS1
ENSG00000114021.11	NIT2
ENSG00000114423.18	CBLB
ENSG00000144821.9	MYH15
ENSG00000163607.15	GTPBP8
ENSG00000163611.11	SPICE1
ENSG00000163617.10	CCDC191
ENSG00000242880.1	RP11-190P13.2
ENSG00000121578.12	B4GALT4
ENSG00000176142.12	TMEM39A
ENSG00000163389.10	POGLUT1
ENSG00000153767.9	GTF2E1
ENSG00000160124.9	CCDC58
ENSG00000169087.10	HSPBAP1
ENSG00000273033.2	RP11-67L2.2
ENSG00000082684.14	SEMA5B
ENSG00000121542.11	SEC22A
ENSG00000239523.5	MYLK-AS1
ENSG00000114491.13	UMPS
ENSG00000250012.1	RP11-124N2.1
ENSG00000251448.1	RP11-71E19.2
ENSG00000175792.11	RUVBL1
ENSG00000132394.10	EEFSEC
ENSG00000187695.7	RP11-723O4.6
ENSG00000240682.9	ISY1
ENSG00000249846.6	RP11-77P16.4
ENSG00000034533.11	ASTE1
ENSG00000261167.1	RP11-517B11.7
ENSG00000182923.16	CEP63
ENSG00000168917.8	SLC35G2
ENSG00000138231.12	DBR1
ENSG00000158234.12	FAIM
ENSG00000178631.7	ACTG1P1
ENSG00000163864.15	NMNAT3
ENSG00000158258.16	CLSTN2
ENSG00000155893.12	PXYLP1
ENSG00000175066.15	GK5
ENSG00000152977.9	ZIC1
ENSG00000163755.8	HPS3
ENSG00000240137.5	ERICH6-AS1
ENSG00000181631.6	P2RY13
ENSG00000174928.15	C3orf33
ENSG00000169359.13	SLC33A1
ENSG00000272440.1	RP11-379F4.6
ENSG00000113810.15	SMC4
ENSG00000229320.3	KRT8P12
ENSG00000114200.9	BCHE
ENSG00000270096.1	RP11-362K14.6
ENSG00000163584.17	RPL22L1
ENSG00000114346.13	ECT2
ENSG00000177694.15	NAALADL2
ENSG00000136518.16	ACTL6A
ENSG00000272660.1	RP11-145M9.6
ENSG00000058056.8	USP13
ENSG00000239774.1	RP11-496B10.3
ENSG00000272970.1	RP11-329B9.4
ENSG00000113838.12	TBCCD1
ENSG00000090520.11	DNAJB11
ENSG00000283390.1	RP11-134F2.7
ENSG00000163918.10	RFC4
ENSG00000196083.9	IL1RAP
ENSG00000231770.5	TMEM44-AS1
ENSG00000173950.15	XXYLT1
ENSG00000213123.10	TCTEX1D2
ENSG00000185798.7	WDR53
ENSG00000119227.7	PIGZ
ENSG00000196810.4	CTBP1-AS2
ENSG00000130997.16	POLN
ENSG00000145220.13	LYAR
ENSG00000168826.15	ZBTB49
ENSG00000247708.7	STX18-AS1
ENSG00000186222.4	BLOC1S4
ENSG00000251615.3	RP11-774O3.3
ENSG00000178163.7	ZNF518B
ENSG00000047662.4	FAM184B
ENSG00000178177.15	LCORL
ENSG00000181982.18	CCDC149
ENSG00000109618.11	SEPSECS
ENSG00000168228.14	ZCCHC4
ENSG00000053900.10	ANAPC4
ENSG00000169299.13	PGM2
ENSG00000197712.11	FAM114A1
ENSG00000249685.1	RP11-360F5.3
ENSG00000121897.13	LIAS
ENSG00000109814.11	UGDH
ENSG00000078177.13	N4BP2
ENSG00000259959.1	RP11-121C2.2
ENSG00000109220.10	CHIC2
ENSG00000128039.10	SRD5A3
ENSG00000273257.1	RP11-177J6.1
ENSG00000109265.13	KIAA1211
ENSG00000269921.1	RP11-646I6.5
ENSG00000128059.8	PPAT
ENSG00000248049.6	UBA6-AS1
ENSG00000163626.16	COX18
ENSG00000163738.18	MTHFD2L
ENSG00000174796.12	THAP6
ENSG00000138744.14	NAAA
ENSG00000156219.16	ART3
ENSG00000163291.14	PAQR3
ENSG00000168152.12	THAP9
ENSG00000173085.13	COQ2
ENSG00000138640.14	FAM13A
ENSG00000180346.3	TIGD2
ENSG00000152208.12	GRID2
ENSG00000271474.1	RP11-710C12.1
ENSG00000145331.13	TRMT10A
ENSG00000109323.8	MANBA
ENSG00000230069.3	LRRC37A15P
ENSG00000248971.2	KRT8P46
ENSG00000164037.16	SLC9B1
ENSG00000138785.14	INTS12
ENSG00000138780.14	GSTCD
ENSG00000138794.9	CASP6
ENSG00000109534.16	GAR1
ENSG00000170522.9	ELOVL6
ENSG00000073331.17	ALPK1
ENSG00000250412.1	KLHL2P1
ENSG00000138738.10	PRDM5
ENSG00000123737.12	EXOSC9
ENSG00000145375.7	SPATA5
ENSG00000164056.10	SPRY1
ENSG00000196159.11	FAT4
ENSG00000251432.6	RP11-420A23.1
ENSG00000151470.12	C4orf33
ENSG00000196782.12	MAML3
ENSG00000109452.12	INPP4B
ENSG00000170365.9	SMAD1
ENSG00000151611.13	MMAA
ENSG00000120519.14	SLC10A7
ENSG00000270681.1	RP11-372K14.2
ENSG00000059691.11	GATB
ENSG00000268471.5	MIR4453
ENSG00000145414.8	NAF1
ENSG00000198498.9	TMA16
ENSG00000250486.3	FAM218A
ENSG00000170088.13	TMEM192
ENSG00000137628.16	DDX60
ENSG00000109576.13	AADAT
ENSG00000109586.11	GALNT7
ENSG00000248774.1	RP11-798M19.3
ENSG00000271538.5	RP11-326I11.4
ENSG00000205129.8	C4orf47
ENSG00000164366.3	CCDC127
ENSG00000221990.4	EXOC3-AS1
ENSG00000188242.4	PP7080
ENSG00000112877.7	CEP72
ENSG00000188002.10	RP11-43F13.1
ENSG00000112941.13	PAPD7
ENSG00000124279.11	FASTKD3
ENSG00000154124.4	OTULIN
ENSG00000249485.1	RBBP4P1
ENSG00000082196.20	C1QTNF3
ENSG00000039560.13	RAI14
ENSG00000272323.1	CTD-2517O10.6
ENSG00000113460.12	BRIX1
ENSG00000145604.15	SKP2
ENSG00000244968.6	LIFR-AS1
ENSG00000153071.14	DAB2
ENSG00000151876.12	FBXO4
ENSG00000198865.9	CCDC152
ENSG00000151881.14	TMEM267
ENSG00000170571.11	EMB
ENSG00000151883.17	PARP8
ENSG00000185305.10	ARL15
ENSG00000152669.8	CCNO
ENSG00000177058.11	SLC38A9
ENSG00000113448.17	PDE4D
ENSG00000049167.13	ERCC8
ENSG00000178722.12	C5orf64
ENSG00000086189.9	DIMT1
ENSG00000253251.2	CTC-534A2.2
ENSG00000123213.22	NLN
ENSG00000226259.10	GTF2H2B
ENSG00000196302.5	RP11-497H16.5
ENSG00000049883.14	PTCD2
ENSG00000164338.9	UTP15
ENSG00000250615.1	CTC-564N23.2
ENSG00000113273.15	ARSB
ENSG00000251050.1	RP11-168A11.4
ENSG00000152380.9	FAM151B
ENSG00000247572.7	CKMT2-AS1
ENSG00000131732.11	ZCCHC9
ENSG00000152348.15	ATG10
ENSG00000205464.11	ATP6AP1L
ENSG00000238835.1	SCARNA18
ENSG00000152422.15	XRCC4
ENSG00000248309.6	MEF2C-AS1
ENSG00000185261.14	KIAA0825
ENSG00000164291.16	ARSK
ENSG00000058729.10	RIOK2
ENSG00000248489.1	CTD-2007H13.3
ENSG00000129595.12	EPB41L4A
ENSG00000270067.1	CTC-487M23.5
ENSG00000279522.1	CTC-487M23.6
ENSG00000152503.9	TRIM36
ENSG00000164221.12	CCDC112
ENSG00000169570.9	DTWD2
ENSG00000164244.20	PRRC1
ENSG00000197375.12	SLC22A5
ENSG00000132570.14	PCBD2
ENSG00000270021.1	CTC-203F4.2
ENSG00000145832.12	SLC25A48
ENSG00000120729.9	MYOT
ENSG00000170469.10	SPATA24
ENSG00000184584.12	TMEM173
ENSG00000120314.18	WDR55
ENSG00000113209.8	PCDHB5
ENSG00000113211.5	PCDHB6
ENSG00000120324.8	PCDHB10
ENSG00000197479.6	PCDHB11
ENSG00000120328.6	PCDHB12
ENSG00000187372.11	PCDHB13
ENSG00000120327.6	PCDHB14
ENSG00000113248.5	PCDHB15
ENSG00000272070.1	AC005618.6
ENSG00000254221.2	PCDHGB1
ENSG00000262576.2	PCDHGA4
ENSG00000253910.2	PCDHGB2
ENSG00000276547.1	PCDHGB5
ENSG00000261934.2	PCDHGA9
ENSG00000253305.2	PCDHGB6
ENSG00000253846.2	PCDHGA10
ENSG00000253873.5	PCDHGA11
ENSG00000242419.5	PCDHGC4
ENSG00000145882.10	PCYOX1L
ENSG00000164574.15	GALNT10
ENSG00000082515.17	MRPL22
ENSG00000170624.13	SGCD
ENSG00000221886.3	ZBED8
ENSG00000170584.10	NUDCD2
ENSG00000040275.16	SPDL1
ENSG00000214357.8	NEURL1B
ENSG00000113734.17	BNIP1
ENSG00000175414.6	ARL10
ENSG00000048162.20	NOP16
ENSG00000169258.6	GPRIN1
ENSG00000249129.1	SUDS3P1
ENSG00000145916.18	RMND5B
ENSG00000169131.10	ZNF354A
ENSG00000198939.7	ZFP2
ENSG00000178187.7	ZNF454
ENSG00000254035.1	RP11-281O15.4
ENSG00000225051.5	HMGB3P22
ENSG00000131459.12	GFPT2
ENSG00000037280.15	FLT4
ENSG00000124588.19	NQO2
ENSG00000137274.12	BPHL
ENSG00000180822.11	PSMG4
ENSG00000230648.1	RP3-406P24.3
ENSG00000214113.10	LYRM4
ENSG00000124785.8	NRN1
ENSG00000124784.8	RIOK1
ENSG00000168566.12	SNRNP48
ENSG00000153162.8	BMP6
ENSG00000230939.1	RP11-314C16.1
ENSG00000095951.16	HIVEP1
ENSG00000112149.9	CD83
ENSG00000112183.14	RBM24
ENSG00000187566.4	NHLRC1
ENSG00000228412.7	RP4-625H18.2
ENSG00000272168.6	CASC15
ENSG00000218512.2	SPTLC1P2
ENSG00000272345.1	RP1-30M3.5
ENSG00000274290.2	HIST1H2BE
ENSG00000026950.16	BTN3A1
ENSG00000124613.8	ZNF391
ENSG00000096654.15	ZNF184
ENSG00000187626.8	ZKSCAN4
ENSG00000189134.3	NKAPL
ENSG00000137338.5	PGBD1
ENSG00000235109.7	ZSCAN31
ENSG00000189298.13	ZKSCAN3
ENSG00000158691.14	ZSCAN12
ENSG00000187987.9	ZSCAN23
ENSG00000204713.10	TRIM27
ENSG00000204623.9	ZNRD1ASP
ENSG00000204599.14	TRIM39
ENSG00000204576.11	PRR3
ENSG00000201988.2	Y_RNA
ENSG00000204536.13	CCHCR1
ENSG00000204435.13	CSNK2B
ENSG00000204386.10	NEU1
ENSG00000204366.3	ZBTB12
ENSG00000221988.12	PPT2
ENSG00000228962.1	HCG23
ENSG00000204228.3	HSD17B8
ENSG00000112130.16	RNF8
ENSG00000112167.9	SAYSD1
ENSG00000164627.17	KIF6
ENSG00000124596.16	OARD1
ENSG00000124641.15	MED20
ENSG00000112578.9	BYSL
ENSG00000137413.15	TAF8
ENSG00000171453.17	POLR1C
ENSG00000170734.11	POLH
ENSG00000096093.15	EFHC1
ENSG00000215190.9	LINC00680
ENSG00000198225.5	FKBP1C
ENSG00000112280.15	COL9A1
ENSG00000229852.2	RP11-398K22.12
ENSG00000135297.15	MTO1
ENSG00000118407.14	FILIP1
ENSG00000231533.1	RP1-232L24.3
ENSG00000218418.2	RP11-296E7.1
ENSG00000272129.1	RP11-250B2.6
ENSG00000013392.7	RWDD2A
ENSG00000065615.13	CYB5R4
ENSG00000111850.10	SMIM8
ENSG00000164414.16	SLC35A1
ENSG00000135299.16	ANKRD6
ENSG00000112182.14	BACH2
ENSG00000228506.1	RP11-98I9.4
ENSG00000228439.5	TSTD3
ENSG00000112276.13	BVES
ENSG00000130348.11	QRSL1
ENSG00000164494.11	PDSS2
ENSG00000135537.16	LACE1
ENSG00000183137.14	CEP57L1
ENSG00000135587.8	SMPD2
ENSG00000135596.17	MICAL1
ENSG00000053328.8	METTL24
ENSG00000228624.7	RP3-399L15.3
ENSG00000217241.1	CBX3P9
ENSG00000172594.12	SMPDL3A
ENSG00000146373.16	RNF217
ENSG00000198945.7	L3MBTL3
ENSG00000236166.1	RP3-523C21.2
ENSG00000112357.12	PEX7
ENSG00000270983.1	RP11-137J7.3
ENSG00000118495.18	PLAGL1
ENSG00000235652.7	RP11-545I5.3
ENSG00000220848.4	RPS18P9
ENSG00000120254.15	MTHFD1L
ENSG00000181472.4	ZBTB2
ENSG00000153721.18	CNKSR3
ENSG00000029639.10	TFB1M
ENSG00000122335.13	SERAC1
ENSG00000112530.11	PACRG
ENSG00000240230.5	COX19
ENSG00000230487.7	PSMG3-AS1
ENSG00000136213.9	CHST12
ENSG00000159904.11	ZNF890P
ENSG00000235944.7	ZNF815P
ENSG00000122674.11	CCZ1
ENSG00000106346.11	USP42
ENSG00000187953.10	PMS2CL
ENSG00000146574.15	CCZ1B
ENSG00000106546.12	AHR
ENSG00000048052.21	HDAC9
ENSG00000122591.11	FAM126A
ENSG00000136243.16	NUPL2
ENSG00000156928.4	MALSU1
ENSG00000188732.10	FAM221A
ENSG00000105928.13	DFNA5
ENSG00000005020.12	SKAP2
ENSG00000228421.2	AC005013.5
ENSG00000106080.10	FKBP14
ENSG00000106086.18	PLEKHA8
ENSG00000281404.1	LINC01176
ENSG00000164619.8	BMPER
ENSG00000271122.1	RP11-379H18.1
ENSG00000228878.7	SEPT7-AS1
ENSG00000136250.11	AOAH
ENSG00000175741.5	RWDD4P2
ENSG00000168303.6	MPLKIP
ENSG00000106588.10	PSMA2
ENSG00000164543.5	STK17A
ENSG00000232956.8	SNHG15
ENSG00000132436.11	FIGNL1
ENSG00000178665.14	ZNF713
ENSG00000239789.5	MRPS17
ENSG00000196247.11	ZNF107
ENSG00000213462.4	ERV3-1
ENSG00000226002.1	GTF2IP14
ENSG00000228409.5	CCT6P1
ENSG00000277149.4	TYW1B
ENSG00000106638.15	TBL2
ENSG00000071462.11	WBSCR22
ENSG00000106089.11	STX1A
ENSG00000106077.18	ABHD11
ENSG00000174428.16	GTF2IRD2B
ENSG00000277053.4	GTF2IP1
ENSG00000205583.13	STAG3L1
ENSG00000201643.1	SNORA14A
ENSG00000146707.14	POMZP3
ENSG00000186088.15	GSAP
ENSG00000227785.1	AC092013.1
ENSG00000005469.11	CROT
ENSG00000105793.15	GTPBP10
ENSG00000127989.13	MTERF1
ENSG00000105829.11	BET1
ENSG00000196636.7	SDHAF3
ENSG00000106236.3	NPTX2
ENSG00000242687.2	AC004893.11
ENSG00000221909.2	FAM200A
ENSG00000197037.10	ZSCAN25
ENSG00000221838.9	AP4M1
ENSG00000166997.7	CNPY4
ENSG00000078487.17	ZCWPW1
ENSG00000105821.14	DNAJC2
ENSG00000197258.5	EIF4BP6
ENSG00000228393.3	LINC01004
ENSG00000272918.1	CTB-152G17.6
ENSG00000146776.14	ATXN7L1
ENSG00000128536.15	CDHR3
ENSG00000238832.1	snoU109
ENSG00000184903.9	IMMP2L
ENSG00000004866.19	ST7
ENSG00000128534.7	LSM8
ENSG00000106013.14	ANKRD7
ENSG00000071243.15	ING3
ENSG00000272686.1	RP11-390E23.6
ENSG00000234224.2	TMEM229A
ENSG00000224897.6	POT1-AS1
ENSG00000165055.15	METTL2B
ENSG00000273270.1	RP11-212P7.2
ENSG00000091732.15	ZC3HC1
ENSG00000146842.16	TMEM209
ENSG00000106477.18	CEP41
ENSG00000236753.5	MKLN1-AS
ENSG00000155530.2	LRGUK
ENSG00000122783.16	C7orf49
ENSG00000122779.17	TRIM24
ENSG00000164898.12	C7orf55
ENSG00000157800.17	SLC37A3
ENSG00000106144.19	CASP2
ENSG00000197362.14	ZNF786
ENSG00000170260.8	ZNF212
ENSG00000181220.15	ZNF746
ENSG00000280149.1	RP4-751H13.5
ENSG00000157212.18	PAXIP1
ENSG00000273344.1	PAXIP1-AS1
ENSG00000182648.11	LINC01006
ENSG00000146909.7	NOM1
ENSG00000146918.19	NCAPG2
ENSG00000272812.1	RP5-855D21.3
ENSG00000147316.12	MCPH1
ENSG00000177306.4	OR7E125P
ENSG00000215374.5	FAM66B
ENSG00000173295.7	FAM86B3P
ENSG00000233609.3	RP11-62H7.2
ENSG00000104626.14	ERI1
ENSG00000254093.8	PINX1
ENSG00000253671.1	RP11-806O11.1
ENSG00000168495.12	POLR3D
ENSG00000253200.1	RP11-582J16.5
ENSG00000147439.11	BIN3
ENSG00000104756.15	KCTD9
ENSG00000253875.1	RP11-16P20.3
ENSG00000104299.14	INTS9
ENSG00000271869.1	RP11-51J9.5
ENSG00000104691.14	UBXN8
ENSG00000247134.6	RP11-11N9.4
ENSG00000129696.12	TTI2
ENSG00000233170.4	RP11-863K10.4
ENSG00000147535.16	PLPP5
ENSG00000197140.14	ADAM32
ENSG00000131931.8	THAP1
ENSG00000272024.1	RP11-546K22.3
ENSG00000167904.14	TMEM68
ENSG00000236814.1	RP11-446E9.1
ENSG00000272343.1	RP11-140I16.3
ENSG00000066855.15	MTFR1
ENSG00000221947.7	XKR9
ENSG00000147601.13	TERF1
ENSG00000121039.9	RDH10
ENSG00000253661.1	ZFHX4-AS1
ENSG00000266712.3	MIR3149
ENSG00000272518.1	RP11-26J3.3
ENSG00000104497.13	SNX16
ENSG00000207359.1	RNU6-925P
ENSG00000254180.1	AB015752.3
ENSG00000180694.13	TMEM64
ENSG00000188343.12	FAM92A1
ENSG00000271971.1	CTD-2006H14.2
ENSG00000156170.12	NDUFAF6
ENSG00000164938.13	TP53INP1
ENSG00000104356.10	POP1
ENSG00000104490.17	NCALD
ENSG00000246263.2	UBR5-AS1
ENSG00000155090.14	KLF10
ENSG00000253320.5	AZIN1-AS1
ENSG00000164934.13	DCAF13
ENSG00000169946.13	ZFPM2
ENSG00000182197.10	EXT1
ENSG00000136986.9	DERL1
ENSG00000156802.12	ATAD2
ENSG00000156795.6	WDYHV1
ENSG00000147687.17	TATDN1
ENSG00000253106.1	RP11-158K1.3
ENSG00000066827.15	ZFAT
ENSG00000104472.9	CHRAC1
ENSG00000280303.2	ERICD
ENSG00000184428.12	TOP1MT
ENSG00000265660.1	MIR4664
ENSG00000255085.8	AF186192.5
ENSG00000147789.15	ZNF7
ENSG00000196150.13	ZNF250
ENSG00000172785.18	CBWD1
ENSG00000237359.1	RP11-509J21.2
ENSG00000205808.5	PLPP6
ENSG00000231967.1	RP11-12D24.6
ENSG00000233846.2	RP11-307L3.2
ENSG00000107077.17	KDM4C
ENSG00000225706.1	PTPRD-AS1
ENSG00000164989.15	CCDC171
ENSG00000044459.14	CNTLN
ENSG00000273226.1	RP11-513M16.8
ENSG00000171889.3	MIR31HG
ENSG00000099810.18	MTAP
ENSG00000198680.4	TUSC1
ENSG00000232060.3	SLC4A1APP1
ENSG00000107201.9	DDX58
ENSG00000226823.1	SUGT1P
ENSG00000260947.1	RP11-384P7.7
ENSG00000213930.11	GALT
ENSG00000137094.14	DNAJB5
ENSG00000221829.9	FANCG
ENSG00000165282.13	PIGO
ENSG00000159884.11	CCDC107
ENSG00000198467.13	TPM2
ENSG00000122707.11	RECK
ENSG00000165275.9	TRMT10B
ENSG00000122696.13	SLC25A51
ENSG00000204860.4	FAM201A
ENSG00000276692.1	RP11-104G3.7
ENSG00000184961.5	AL772307.1
ENSG00000236816.2	ANKRD20A7P
ENSG00000170161.6	RP11-262H14.4
ENSG00000274349.4	ZNF658
ENSG00000187866.7	FAM122A
ENSG00000165060.11	FXN
ENSG00000268364.1	SMC5-AS1
ENSG00000155621.14	C9orf85
ENSG00000135045.6	C9orf40
ENSG00000148019.12	CEP78
ENSG00000172159.15	FRMD3
ENSG00000254473.1	RP11-522I20.3
ENSG00000165118.14	C9orf64
ENSG00000156345.17	CDK20
ENSG00000224945.1	RP11-82L18.2
ENSG00000227603.1	RP11-165J3.6
ENSG00000175787.16	ZNF169
ENSG00000185920.15	PTCH1
ENSG00000175611.11	LINC00476
ENSG00000158122.11	AAED1
ENSG00000136925.14	TSTD2
ENSG00000136932.13	TRMO
ENSG00000095380.10	NANS
ENSG00000106785.14	TRIM14
ENSG00000119523.9	ALG2
ENSG00000255145.2	STX17-AS1
ENSG00000136891.13	TEX10
ENSG00000066697.14	MSANTD3
ENSG00000170681.6	MURC
ENSG00000136824.18	SMC2
ENSG00000059769.19	DNAJC25
ENSG00000136866.13	ZFP37
ENSG00000148225.15	WDR31
ENSG00000157657.14	ZNF618
ENSG00000214654.6	RP11-27I1.4
ENSG00000106804.7	C5
ENSG00000148187.17	MRRF
ENSG00000171448.8	ZBTB26
ENSG00000272696.1	RP11-339B21.13
ENSG00000130707.17	ASS1
ENSG00000125485.17	DDX31
ENSG00000165698.15	SPACA9
ENSG00000148288.11	GBGT1
ENSG00000160293.16	VAV2
ENSG00000232656.7	IDI2-AS1
ENSG00000151657.11	KIN
ENSG00000165632.7	TAF3
ENSG00000152464.14	RPP38
ENSG00000273153.1	RP11-406H21.2
ENSG00000107614.21	TRDMT1
ENSG00000279631.1	RP11-573G6.4
ENSG00000148444.15	COMMD3
ENSG00000273107.1	RP11-165A20.3
ENSG00000148459.15	PDSS1
ENSG00000120539.14	MASTL
ENSG00000230445.4	LRRC37A6P
ENSG00000259994.1	RP11-305E6.4
ENSG00000107951.13	MTPAP
ENSG00000183621.15	ZNF438
ENSG00000237797.1	RP11-472N13.3
ENSG00000196693.14	ZNF33B
ENSG00000230555.2	RP11-517P14.2
ENSG00000196793.13	ZNF239
ENSG00000198298.12	ZNF485
ENSG00000172671.19	ZFAND4
ENSG00000204177.10	BMS1P1
ENSG00000204179.10	PTPN20
ENSG00000265630.2	GLUD1P8
ENSG00000165633.12	VSTM4
ENSG00000150275.17	PCDH15
ENSG00000108187.15	PBLD
ENSG00000138346.14	DNA2
ENSG00000138336.8	TET1
ENSG00000260400.1	RP11-119F7.5
ENSG00000099284.13	H2AFY2
ENSG00000156521.13	TYSND1
ENSG00000156026.14	MCU
ENSG00000138286.14	FAM149B1
ENSG00000271848.1	RP11-464F9.21
ENSG00000250959.2	GLUD1P3
ENSG00000185009.12	AP3M1
ENSG00000148655.14	C10orf11
ENSG00000272447.1	RP11-182L21.6
ENSG00000242600.7	MBL1P
ENSG00000133661.15	SFTPD
ENSG00000230091.6	TMEM254-AS1
ENSG00000108219.14	TSPAN14
ENSG00000107789.15	MINPP1
ENSG00000138134.11	STAMBPL1
ENSG00000138182.14	KIF20B
ENSG00000148688.13	RPP30
ENSG00000107443.15	CCNJ
ENSG00000095585.16	BLNK
ENSG00000196233.12	LCOR
ENSG00000213390.10	ARHGAP19
ENSG00000155254.12	MARVELD1
ENSG00000155265.10	GOLGA7B
ENSG00000229278.1	RP11-483F11.7
ENSG00000198018.6	ENTPD7
ENSG00000107554.16	DNMBP
ENSG00000236662.1	RP11-108L7.4
ENSG00000269609.5	RPARP-AS1
ENSG00000107882.11	SUFU
ENSG00000156374.14	PCGF6
ENSG00000148835.10	TAF5
ENSG00000260461.1	RP11-541N10.3
ENSG00000065621.14	GSTO2
ENSG00000138166.5	DUSP5
ENSG00000177640.15	CASC2
ENSG00000119979.16	FAM45A
ENSG00000198873.11	GRK5
ENSG00000177234.7	LINC01561
ENSG00000119965.12	C10orf88
ENSG00000179988.13	PSTK
ENSG00000234134.1	RP11-383C5.5
ENSG00000132334.16	PTPRE
ENSG00000170430.9	MGMT
ENSG00000148814.17	LRRC27
ENSG00000198546.14	ZNF511
ENSG00000185187.12	SIGIRR
ENSG00000110619.16	CARS
ENSG00000167333.12	TRIM68
ENSG00000149050.9	ZNF214
ENSG00000268403.2	CTD-2371O3.3
ENSG00000177112.7	MRVI1-AS1
ENSG00000247271.6	ZBED5-AS1
ENSG00000166788.9	SAAL1
ENSG00000179119.14	SPTY2D1
ENSG00000151117.8	TMEM86A
ENSG00000254966.1	RP11-1081L13.4
ENSG00000177054.13	ZDHHC13
ENSG00000109854.13	HTATIP2
ENSG00000183161.4	FANCF
ENSG00000148935.10	GAS2
ENSG00000187398.11	LUZP2
ENSG00000245573.7	BDNF-AS
ENSG00000169519.20	METTL15
ENSG00000170946.14	DNAJC24
ENSG00000149089.12	APIP
ENSG00000019485.12	PRDM11
ENSG00000180423.4	HARBI1
ENSG00000183908.5	LRRC55
ENSG00000166801.15	FAM111A
ENSG00000166900.15	STX3
ENSG00000234964.4	FABP5P7
ENSG00000149483.11	TMEM138
ENSG00000187049.9	TMEM216
ENSG00000167985.6	SDHAF2
ENSG00000204922.4	UQCC3
ENSG00000168000.14	BSCL2
ENSG00000168569.7	TMEM223
ENSG00000269176.2	RP11-727F15.12
ENSG00000167771.5	RCOR2
ENSG00000168067.11	MAP4K2
ENSG00000168061.14	SAC3D1
ENSG00000014138.8	POLA2
ENSG00000173727.12	CMB9-22P13.1
ENSG00000173442.12	EHBP1L1
ENSG00000175376.8	EIF1AD
ENSG00000255468.6	RP11-867G23.8
ENSG00000173933.19	RBM4
ENSG00000173914.11	RBM4B
ENSG00000132744.7	ACY3
ENSG00000132740.8	IGHMBP2
ENSG00000149716.12	ORAOV1
ENSG00000175581.13	MRPL48
ENSG00000175567.8	UCP2
ENSG00000077514.8	POLD3
ENSG00000158555.14	GDPD5
ENSG00000158636.16	EMSY
ENSG00000149260.15	CAPN5
ENSG00000087884.14	AAMDC
ENSG00000149262.16	INTS4
ENSG00000188997.7	KCTD21
ENSG00000137501.17	SYTL2
ENSG00000074266.18	EED
ENSG00000254783.1	RP11-320L11.2
ENSG00000134612.11	FOLH1B
ENSG00000279696.1	RP11-178H8.7
ENSG00000042429.10	MED17
ENSG00000221230.1	MIR548L
ENSG00000168876.8	ANKRD49
ENSG00000257057.2	C11orf97
ENSG00000134627.11	PIWIL4
ENSG00000077458.12	FAM76B
ENSG00000152578.12	GRIA4
ENSG00000137760.14	ALKBH8
ENSG00000178105.9	DDX10
ENSG00000086848.14	ALG9
ENSG00000197580.11	BCO2
ENSG00000250303.3	RP11-356J5.12
ENSG00000149292.16	TTC12
ENSG00000076053.10	RBM7
ENSG00000076043.9	REXO2
ENSG00000196655.10	TRAPPC4
ENSG00000172273.12	HINFP
ENSG00000166261.10	ZNF202
ENSG00000165495.15	PKNOX2
ENSG00000110060.8	PUS3
ENSG00000109832.13	DDX25
ENSG00000064309.14	CDON
ENSG00000150455.13	TIRAP
ENSG00000273409.2	RP11-480C22.1
ENSG00000254612.2	RP11-676M6.1
ENSG00000170325.14	PRDM10
ENSG00000151503.12	NCAPD3
ENSG00000151498.11	ACAD8
ENSG00000120647.9	CCDC77
ENSG00000250132.6	RP11-359B12.2
ENSG00000151065.13	DCP1B
ENSG00000256164.1	CCND2-AS1
ENSG00000078237.6	TIGAR
ENSG00000139180.10	NDUFA9
ENSG00000047617.14	ANO2
ENSG00000248593.3	DSTNP2
ENSG00000126749.14	EMG1
ENSG00000111684.10	LPCAT3
ENSG00000065970.8	FOXJ2
ENSG00000111729.12	CLEC4A
ENSG00000283429.1	MIR1244-3
ENSG00000205809.9	KLRC2
ENSG00000111196.9	MAGOHB
ENSG00000139083.10	ETV6
ENSG00000111261.13	MANSC1
ENSG00000205791.3	LOH12CR2
ENSG00000121350.15	PYROXD1
ENSG00000111728.10	ST8SIA1
ENSG00000250166.2	RP11-268P4.5
ENSG00000246695.7	RASSF8-AS1
ENSG00000064102.14	ASUN
ENSG00000256625.1	RP11-582E3.4
ENSG00000029153.14	ARNTL2
ENSG00000275854.1	RP11-278C7.5
ENSG00000139133.6	ALG10
ENSG00000165966.14	PDZRN4
ENSG00000198001.13	IRAK4
ENSG00000139173.9	TMEM117
ENSG00000273015.2	RP11-352M15.2
ENSG00000139211.6	AMIGO2
ENSG00000268069.2	RP5-1057I20.4
ENSG00000079387.13	SENP1
ENSG00000167528.12	ZNF641
ENSG00000257735.1	RP11-370I10.6
ENSG00000139636.15	LMBR1L
ENSG00000161791.13	FMNL3
ENSG00000278126.1	RP11-454E5.4
ENSG00000257337.6	RP11-983P16.4
ENSG00000270175.1	RP11-793H13.11
ENSG00000139546.10	TARBP2
ENSG00000139531.12	SUOX
ENSG00000257727.5	CNPY2
ENSG00000198056.13	PRIM1
ENSG00000166860.2	ZBTB39
ENSG00000166881.9	NEMP1
ENSG00000139266.5	MARCH9
ENSG00000270039.1	RP11-571M6.17
ENSG00000166896.7	ATP23
ENSG00000135655.14	USP15
ENSG00000174206.12	C12orf66
ENSG00000153179.12	RASSF3
ENSG00000139233.6	LLPH
ENSG00000155957.17	TMBIM4
ENSG00000127334.10	DYRK2
ENSG00000111554.14	MDM1
ENSG00000111581.9	NUP107
ENSG00000257815.5	LINC01481
ENSG00000180881.19	CAPS2
ENSG00000273987.1	RP11-585P4.6
ENSG00000139278.9	GLIPR1
ENSG00000133773.11	CCDC59
ENSG00000186076.5	RP11-887P2.3
ENSG00000169372.12	CRADD
ENSG00000173588.14	CEP83
ENSG00000139350.11	NEDD1
ENSG00000120868.13	APAF1
ENSG00000280088.1	RP11-135F9.3
ENSG00000120800.4	UTP20
ENSG00000204954.9	C12orf73
ENSG00000139372.14	TDG
ENSG00000255150.2	EID3
ENSG00000151131.10	C12orf45
ENSG00000136010.13	ALDH1L2
ENSG00000084112.14	SSH1
ENSG00000189046.10	ALKBH2
ENSG00000139428.11	MMAB
ENSG00000110921.12	MVK
ENSG00000111231.8	GPN3
ENSG00000204852.15	TCTN1
ENSG00000111252.10	SH2B3
ENSG00000258102.3	MAP1LC3B2
ENSG00000174989.12	FBXW8
ENSG00000111445.13	RFC5
ENSG00000176834.13	VSIG10
ENSG00000111725.10	PRKAB1
ENSG00000255857.5	PXN-AS1
ENSG00000157782.9	CABP1
ENSG00000157895.11	C12orf43
ENSG00000089094.17	KDM2B
ENSG00000110987.8	BCL7A
ENSG00000158113.12	LRRC43
ENSG00000139719.9	VPS33A
ENSG00000033030.13	ZCCHC8
ENSG00000130783.13	CCDC62
ENSG00000139722.6	VPS37B
ENSG00000150967.17	ABCB9
ENSG00000280120.1	RP11-546D6.3
ENSG00000130921.7	C12orf65
ENSG00000183955.12	KMT5A
ENSG00000184209.14	SNRNP35
ENSG00000185344.13	ATP6V0A2
ENSG00000081760.16	AACS
ENSG00000139370.10	SLC15A4
ENSG00000185684.12	EP400NL
ENSG00000176894.9	PXMP2
ENSG00000176915.14	ANKLE2
ENSG00000196458.10	ZNF605
ENSG00000196387.9	ZNF140
ENSG00000256223.5	ZNF10
ENSG00000090612.20	ZNF268
ENSG00000027001.9	MIPEP
ENSG00000234772.1	LINC00412
ENSG00000139517.7	LNX2
ENSG00000186184.16	POLR1D
ENSG00000133119.12	RFC3
ENSG00000120699.12	EXOSC8
ENSG00000120685.19	PROSER1
ENSG00000102743.14	SLC25A15
ENSG00000168852.12	TPTE2P5
ENSG00000239827.8	SUGT1P3
ENSG00000120662.15	MTRF1
ENSG00000083635.7	NUFIP1
ENSG00000174032.16	SLC25A30
ENSG00000278937.1	RP11-139H14.5
ENSG00000136141.14	LRCH1
ENSG00000139679.15	LPAR6
ENSG00000102543.14	CDADC1
ENSG00000136147.17	PHF11
ENSG00000102786.14	INTS6
ENSG00000102796.10	DHRS12
ENSG00000253710.2	ALG11
ENSG00000250299.5	MRPS31P4
ENSG00000139675.11	HNRNPA1L2
ENSG00000118939.17	UCHL3
ENSG00000227354.6	RBM26-AS1
ENSG00000088451.10	TGDS
ENSG00000125257.13	ABCC4
ENSG00000247400.3	DNAJC3-AS1
ENSG00000125246.15	CLYBL
ENSG00000274605.1	RP11-12G12.7
ENSG00000272143.1	FGF14-AS2
ENSG00000134901.12	KDELC1
ENSG00000134899.18	ERCC5
ENSG00000204442.3	FAM155A
ENSG00000276740.1	RP11-381O6.1
ENSG00000134905.16	CARS2
ENSG00000153487.12	ING1
ENSG00000153495.10	TEX29
ENSG00000126226.21	PCID2
ENSG00000150403.17	TMCO3
ENSG00000198824.5	CHAMP1
ENSG00000136319.11	TTC5
ENSG00000129566.12	TEP1
ENSG00000165792.17	METTL17
ENSG00000092036.17	HAUS4
ENSG00000279656.1	RP11-298I3.6
ENSG00000215271.7	HOMEZ
ENSG00000129460.15	NGDN
ENSG00000259431.5	THTPA
ENSG00000215256.3	DHRS4-AS1
ENSG00000157326.18	DHRS4
ENSG00000187630.15	DHRS4L2
ENSG00000278784.1	RP11-468E2.11
ENSG00000100478.14	AP4S1
ENSG00000151413.16	NUBPL
ENSG00000258704.6	SRP54-AS1
ENSG00000100902.10	PSMA6
ENSG00000151338.18	MIPOL1
ENSG00000129534.13	MIS18BP1
ENSG00000168282.5	MGAT2
ENSG00000165506.14	DNAAF2
ENSG00000259071.1	RP11-247L20.4
ENSG00000269906.1	RP11-248J18.2
ENSG00000186469.8	GNG2
ENSG00000100522.8	GNPNAT1
ENSG00000139946.9	PELI2
ENSG00000181619.11	GPR135
ENSG00000126814.6	TRMT5
ENSG00000272909.1	CTD-2555O16.4
ENSG00000089775.11	ZBTB25
ENSG00000272158.1	RP11-840I19.5
ENSG00000198133.8	TMEM229B
ENSG00000133983.14	COX16
ENSG00000205683.11	DPF3
ENSG00000187105.8	HEATR4
ENSG00000119673.14	ACOT2
ENSG00000259065.1	RP5-1021I20.1
ENSG00000140043.11	PTGR2
ENSG00000119723.16	COQ6
ENSG00000187097.12	ENTPD5
ENSG00000119636.15	BBOF1
ENSG00000119718.10	EIF2B2
ENSG00000119640.8	ACYP1
ENSG00000119685.19	TTLL5
ENSG00000119650.12	IFT43
ENSG00000177108.5	ZDHHC22
ENSG00000100601.9	ALKBH1
ENSG00000100629.16	CEP128
ENSG00000042317.16	SPATA7
ENSG00000165533.18	TTC8
ENSG00000042088.13	TDP1
ENSG00000119720.17	NRDE2
ENSG00000165914.14	TTC7B
ENSG00000066427.21	ATXN3
ENSG00000153485.5	TMEM251
ENSG00000247092.6	SNHG10
ENSG00000090061.17	CCNK
ENSG00000247970.2	RP11-543C4.1
ENSG00000176473.13	WDR25
ENSG00000241494.1	RP11-796G6.1
ENSG00000272444.1	RP11-1017G21.6
ENSG00000022976.15	ZNF839
ENSG00000126214.21	KLC1
ENSG00000256053.7	APOPT1
ENSG00000100711.13	ZFYVE21
ENSG00000185567.6	AHNAK2
ENSG00000140104.13	C14orf79
ENSG00000202188.1	SNORD115-31
ENSG00000200478.1	SNORD115-41
ENSG00000248334.6	WHAMMP2
ENSG00000261377.5	PDCD6IPP2
ENSG00000185115.5	NSMCE3
ENSG00000260693.1	AC026150.8
ENSG00000248905.8	FMN1
ENSG00000169857.7	AVEN
ENSG00000248508.6	SRP14-AS1
ENSG00000128944.13	KNSTRN
ENSG00000128891.15	C15orf57
ENSG00000180979.9	LRRC57
ENSG00000137842.6	TMEM62
ENSG00000168803.14	ADAL
ENSG00000179523.4	EIF3J-AS1
ENSG00000140263.13	SORD
ENSG00000171763.17	SPATA5L1
ENSG00000104064.16	GABPB1
ENSG00000081014.10	AP4E1
ENSG00000225973.3	PIGBOS1
ENSG00000069943.9	PIGB
ENSG00000157470.11	FAM81A
ENSG00000128915.11	ICE2
ENSG00000277413.1	uc_338
ENSG00000103642.11	LACTB
ENSG00000103707.9	MTFMT
ENSG00000138617.14	PARP16
ENSG00000075131.9	TIPIN
ENSG00000128973.12	CLN6
ENSG00000245750.7	DRAIC
ENSG00000137831.14	UACA
ENSG00000129028.8	THAP10
ENSG00000166192.14	SENP8
ENSG00000175318.11	GRAMD2
ENSG00000213614.9	HEXA
ENSG00000159322.17	ADPGK
ENSG00000103855.17	CD276
ENSG00000067221.13	STOML1
ENSG00000169410.9	PTPN9
ENSG00000169371.13	SNUPN
ENSG00000167196.13	FBXO22
ENSG00000169752.16	NRG4
ENSG00000136371.10	MTHFS
ENSG00000278600.1	RP11-81A1.6
ENSG00000259495.2	RP11-210M15.2
ENSG00000103888.15	CEMIP
ENSG00000255769.7	GOLGA2P10
ENSG00000214575.9	CPEB1
ENSG00000156232.7	WHAMM
ENSG00000169609.13	C15orf40
ENSG00000136404.15	TM6SF1
ENSG00000189136.8	UBE2Q2P1
ENSG00000176371.13	ZSCAN2
ENSG00000177082.12	WDR73
ENSG00000183655.12	KLHL25
ENSG00000255571.7	MIR9-3HG
ENSG00000242498.7	ARPIN
ENSG00000276376.1	U7
ENSG00000166965.12	RCCD1
ENSG00000184056.14	VPS33B
ENSG00000103852.12	TTC23
ENSG00000168904.14	LRRC28
ENSG00000183060.15	LYSMD4
ENSG00000140471.16	LINS1
ENSG00000183475.12	ASB7
ENSG00000184277.12	TM2D3
ENSG00000276931.1	RP11-161M6.6
ENSG00000187535.13	IFT140
ENSG00000007545.15	CRAMP1
ENSG00000260095.1	RP11-715J22.3
ENSG00000260874.5	RP11-715J22.4
ENSG00000263072.6	ZNF213-AS1
ENSG00000140993.10	TIGD7
ENSG00000140987.19	ZSCAN32
ENSG00000103174.11	NAGPA
ENSG00000067365.14	METTL22
ENSG00000184857.7	TMEM186
ENSG00000103274.10	NUBP1
ENSG00000166676.14	TVP23A
ENSG00000263013.1	RP11-876N24.5
ENSG00000175595.14	ERCC4
ENSG00000207425.1	Y_RNA
ENSG00000156968.8	MPV17L
ENSG00000103222.18	ABCC1
ENSG00000103226.17	NOMO3
ENSG00000174628.16	IQCK
ENSG00000196678.13	ERI2
ENSG00000248124.7	RRN3P1
ENSG00000083093.9	PALB2
ENSG00000155592.15	ZKSCAN2
ENSG00000155666.11	KDM8
ENSG00000260114.2	CTD-2574D22.4
ENSG00000149927.17	DOC2A
ENSG00000102879.15	CORO1A
ENSG00000169955.7	ZNF747
ENSG00000156873.15	PHKG2
ENSG00000167397.14	VKORC1
ENSG00000140678.16	ITGAX
ENSG00000131797.12	CLUHP3
ENSG00000197302.10	ZNF720
ENSG00000259856.1	RAB43P1
ENSG00000196470.11	SIAH1
ENSG00000205423.11	CNEP1R1
ENSG00000155393.12	HEATR3
ENSG00000279722.1	RP11-44F14.6
ENSG00000246379.6	RP11-461O7.1
ENSG00000274031.1	RP11-413H22.3
ENSG00000181938.13	GINS3
ENSG00000103037.11	SETD6
ENSG00000207493.1	SNORA46
ENSG00000103042.8	SLC38A7
ENSG00000217555.12	CKLF
ENSG00000172840.6	PDP2
ENSG00000125149.11	C16orf70
ENSG00000159714.10	ZDHHC1
ENSG00000141098.12	GFOD2
ENSG00000167264.17	DUS2
ENSG00000103066.12	PLA2G15
ENSG00000103064.13	SLC7A6
ENSG00000132603.13	NIP7
ENSG00000261556.9	SMG1P7
ENSG00000157349.16	DDX19B
ENSG00000168872.16	DDX19A
ENSG00000180917.17	CMTR2
ENSG00000102984.14	ZNF821
ENSG00000168411.13	RFWD3
ENSG00000186187.11	ZNRF1
ENSG00000274220.1	RP11-77K12.9
ENSG00000140876.11	NUDT7
ENSG00000178573.6	MAF
ENSG00000103121.8	CMC2
ENSG00000166455.13	C16orf46
ENSG00000140950.15	TLDC1
ENSG00000131149.18	GSE1
ENSG00000103248.18	MTHFSD
ENSG00000170100.13	ZNF778
ENSG00000167523.13	SPATA33
ENSG00000187624.8	C17orf97
ENSG00000186532.11	SMYD4
ENSG00000108958.4	AC016292.3
ENSG00000167720.12	SRR
ENSG00000262050.1	RP11-74E22.3
ENSG00000221882.2	OR3A2
ENSG00000213977.7	TAX1BP3
ENSG00000161920.9	MED11
ENSG00000262227.1	RP5-1050D4.5
ENSG00000167840.13	ZNF232
ENSG00000072849.10	DERL2
ENSG00000108590.10	MED31
ENSG00000179859.8	AC025335.1
ENSG00000179029.14	TMEM107
ENSG00000178971.13	CTC1
ENSG00000133028.10	SCO1
ENSG00000236088.9	COX10-AS1
ENSG00000006695.10	COX10
ENSG00000221926.11	TRIM16
ENSG00000187607.15	ZNF286A
ENSG00000214941.7	ZSWIM7
ENSG00000197566.9	ZNF624
ENSG00000141026.5	MED9
ENSG00000171953.15	ATPAF2
ENSG00000108591.9	DRG2
ENSG00000174977.8	AC026271.5
ENSG00000264885.1	RP11-815I9.4
ENSG00000108448.20	TRIM16L
ENSG00000274180.1	NATD1
ENSG00000109084.13	TMEM97
ENSG00000244045.11	TMEM199
ENSG00000004139.13	SARM1
ENSG00000238578.1	SNORD4A
ENSG00000108578.14	BLMH
ENSG00000250462.8	LRRC37BP1
ENSG00000176390.11	CRLF3
ENSG00000172171.10	TEFM
ENSG00000184060.10	ADAP2
ENSG00000264148.1	RP11-848P1.7
ENSG00000266865.6	RP11-848P1.9
ENSG00000108651.9	UTP6
ENSG00000141314.12	RHBDL3
ENSG00000132141.13	CCT6B
ENSG00000005156.11	LIG3
ENSG00000185379.20	RAD51D
ENSG00000073536.17	NLE1
ENSG00000166750.9	SLFN5
ENSG00000274767.1	AC131056.3
ENSG00000278053.4	DDX52
ENSG00000274487.1	CH17-431G21.1
ENSG00000161381.13	PLXDC1
ENSG00000073584.18	SMARCE1
ENSG00000278834.1	RP11-458J1.1
ENSG00000141696.12	P3H4
ENSG00000012048.20	BRCA1
ENSG00000198496.10	NBR2
ENSG00000267002.2	RP11-242D8.1
ENSG00000168517.10	HEXIM2
ENSG00000238083.7	LRRC37A2
ENSG00000141295.13	SCRN2
ENSG00000182575.7	NXPH3
ENSG00000121073.13	SLC35B1
ENSG00000121104.7	FAM117A
ENSG00000005884.17	ITGA3
ENSG00000279792.1	RP11-893F2.18
ENSG00000229980.4	TOB1-AS1
ENSG00000011258.15	MBTD1
ENSG00000154975.13	CA10
ENSG00000141198.13	TOM1L1
ENSG00000166292.11	TMEM100
ENSG00000141179.13	PCTP
ENSG00000263004.1	RP11-166P13.3
ENSG00000279207.1	RP11-159D12.8
ENSG00000108384.14	RAD51C
ENSG00000141378.14	PTRH2
ENSG00000108423.14	TUBD1
ENSG00000189050.15	RNFT1
ENSG00000170836.11	PPM1D
ENSG00000130935.9	NOL11
ENSG00000186665.9	C17orf58
ENSG00000278740.1	RP11-147L13.14
ENSG00000141337.12	ARSG
ENSG00000108932.11	SLC16A6
ENSG00000154258.16	ABCA9
ENSG00000108984.13	MAP2K6
ENSG00000267194.1	RP1-193H18.2
ENSG00000267365.1	KCNJ2-AS1
ENSG00000227036.6	LINC00511
ENSG00000125454.11	SLC25A19
ENSG00000129646.14	QRICH2
ENSG00000234912.10	SNHG20
ENSG00000167900.11	TK1
ENSG00000181045.14	SLC26A11
ENSG00000173818.16	ENDOV
ENSG00000263731.1	RP11-498C9.15
ENSG00000101574.14	METTL4
ENSG00000263606.1	RP11-737O24.3
ENSG00000101605.12	MYOM1
ENSG00000272688.1	RP13-270P17.3
ENSG00000168502.17	MTCL1
ENSG00000154889.16	MPPE1
ENSG00000175354.18	PTPN2
ENSG00000085415.15	SEH1L
ENSG00000177150.12	FAM210A
ENSG00000141452.9	C18orf8
ENSG00000260372.6	AQP4-AS1
ENSG00000274578.1	RP11-430E17.1
ENSG00000265888.1	DSCAS
ENSG00000141428.16	C18orf21
ENSG00000150477.14	KIAA1328
ENSG00000152217.16	SETBP1
ENSG00000152240.12	HAUS1
ENSG00000266957.1	RP11-49K24.4
ENSG00000101665.8	SMAD7
ENSG00000177576.11	C18orf32
ENSG00000172175.12	MALT1
ENSG00000141664.9	ZCCHC2
ENSG00000150636.16	CCDC102B
ENSG00000075336.11	TIMM21
ENSG00000264247.1	LINC00909
ENSG00000278107.1	RP11-162A12.4
ENSG00000274828.1	RP11-567M16.6
ENSG00000207507.1	RNU6-9
ENSG00000228300.13	C19orf24
ENSG00000267092.2	CTB-25B13.9
ENSG00000261342.1	AC006538.1
ENSG00000172006.11	ZNF554
ENSG00000186300.11	ZNF555
ENSG00000175691.8	ZNF77
ENSG00000130544.11	ZNF557
ENSG00000104883.7	PEX11G
ENSG00000167785.8	ZNF558
ENSG00000196110.7	ZNF699
ENSG00000278611.1	CTC-543D15.8
ENSG00000171469.10	ZNF561
ENSG00000267106.5	ZNF561-AS1
ENSG00000244165.1	P2RY11
ENSG00000099203.6	TMED1
ENSG00000177599.12	ZNF491
ENSG00000171295.12	ZNF440
ENSG00000267274.1	CTD-2006C1.12
ENSG00000197647.11	ZNF433
ENSG00000196646.11	ZNF136
ENSG00000234773.7	CTD-2666L21.1
ENSG00000188868.13	ZNF563
ENSG00000180855.15	ZNF443
ENSG00000188033.9	ZNF490
ENSG00000132004.12	FBXW9
ENSG00000160961.11	ZNF333
ENSG00000130309.10	COLGALT1
ENSG00000254901.7	BORCS8
ENSG00000184162.14	NR2C2AP
ENSG00000266904.5	CTC-559E9.1
ENSG00000196705.8	ZNF431
ENSG00000172687.13	ZNF738
ENSG00000197013.9	ZNF429
ENSG00000268081.1	RP11-678G14.2
ENSG00000197020.10	ZNF100
ENSG00000198521.11	ZNF43
ENSG00000160321.14	ZNF208
ENSG00000196109.6	ZNF676
ENSG00000269067.1	ZNF728
ENSG00000283201.1	RP11-15H20.8
ENSG00000197372.9	ZNF675
ENSG00000261824.6	LINC00662
ENSG00000267575.6	CTC-459F4.3
ENSG00000267498.1	CTB-32O4.2
ENSG00000105171.9	POP4
ENSG00000267692.1	TAF9P3
ENSG00000266910.1	CTC-448F2.6
ENSG00000121297.6	TSHZ3
ENSG00000213965.3	NUDT19
ENSG00000121289.17	CEP89
ENSG00000076650.6	GPATCH1
ENSG00000267219.1	AC010504.2
ENSG00000279329.1	CTD-2553L13.9
ENSG00000168661.14	ZNF30
ENSG00000180884.9	ZNF792
ENSG00000196357.11	ZNF565
ENSG00000232677.6	LINC00665
ENSG00000142065.13	ZFP14
ENSG00000181007.8	ZFP82
ENSG00000186017.14	ZNF566
ENSG00000267309.1	CTD-2630F21.1
ENSG00000233527.8	ZNF529-AS1
ENSG00000197808.11	ZNF461
ENSG00000189042.13	ZNF567
ENSG00000267254.5	ZNF790-AS1
ENSG00000251247.9	ZNF345
ENSG00000198453.12	ZNF568
ENSG00000196967.10	ZNF585A
ENSG00000188283.11	ZNF383
ENSG00000226686.7	LINC01535
ENSG00000189164.14	ZNF527
ENSG00000266916.5	ZNF793-AS1
ENSG00000188227.12	ZNF793
ENSG00000180479.13	ZNF571
ENSG00000120784.15	ZFP30
ENSG00000267319.1	CTD-2528L19.3
ENSG00000198182.12	ZNF607
ENSG00000267640.6	CTD-2554C21.2
ENSG00000188766.12	SPRED3
ENSG00000196218.12	RYR1
ENSG00000187994.13	RINL
ENSG00000269190.5	FBXO17
ENSG00000176401.5	EID2B
ENSG00000187187.13	ZNF546
ENSG00000123810.7	B9D2
ENSG00000213904.8	LIPE-AS1
ENSG00000176222.8	ZNF404
ENSG00000267058.1	RP11-15A1.3
ENSG00000267191.1	RP11-15A1.2
ENSG00000204920.10	ZNF155
ENSG00000159885.13	ZNF222
ENSG00000263002.7	ZNF234
ENSG00000159917.14	ZNF235
ENSG00000267508.5	ZNF285
ENSG00000278318.4	ZNF229
ENSG00000167384.10	ZNF180
ENSG00000279095.1	AC092066.1
ENSG00000267348.2	CTB-179K24.3
ENSG00000104884.14	ERCC2
ENSG00000125741.4	OPA3
ENSG00000118162.13	KPTN
ENSG00000105486.13	LIG1
ENSG00000105483.16	CARD8
ENSG00000161558.10	TMEM143
ENSG00000269814.1	CTC-273B12.10
ENSG00000105053.10	VRK3
ENSG00000105497.7	ZNF175
ENSG00000176024.17	ZNF613
ENSG00000256683.6	ZNF350
ENSG00000142556.18	ZNF614
ENSG00000204611.6	ZNF616
ENSG00000196267.12	ZNF836
ENSG00000196214.10	ZNF766
ENSG00000167554.14	ZNF610
ENSG00000167562.11	ZNF701
ENSG00000123870.10	ZNF137P
ENSG00000198538.10	ZNF28
ENSG00000182986.12	ZNF320
ENSG00000180257.13	ZNF816
ENSG00000197937.12	ZNF347
ENSG00000269001.2	CTD-2245F17.3
ENSG00000203326.10	ZNF525
ENSG00000213799.10	ZNF845
ENSG00000241015.2	TPM3P9
ENSG00000160336.14	ZNF761
ENSG00000160439.15	RDH13
ENSG00000131848.9	ZSCAN5A
ENSG00000018869.16	ZNF582
ENSG00000267454.5	ZNF582-AS1
ENSG00000198440.9	ZNF583
ENSG00000196867.7	ZFP28
ENSG00000197016.11	ZNF470
ENSG00000268713.1	CTC-444N24.8
ENSG00000267871.5	CTC-444N24.6
ENSG00000186230.6	ZNF749
ENSG00000178201.4	VN1R1
ENSG00000105136.19	ZNF419
ENSG00000152439.12	ZNF773
ENSG00000121406.8	ZNF549
ENSG00000251369.8	ZNF550
ENSG00000083817.8	ZNF416
ENSG00000171649.11	ZIK1
ENSG00000204519.10	ZNF551
ENSG00000166704.11	ZNF606
ENSG00000176593.7	CTD-2368P22.1
ENSG00000152467.9	ZSCAN1
ENSG00000171606.17	ZNF274
ENSG00000268516.2	CTD-3138B18.5
ENSG00000278129.1	ZNF8
ENSG00000142396.10	ERVK3-1
ENSG00000171574.17	ZNF584
ENSG00000232098.3	CTD-2619J13.14
ENSG00000268543.1	CTD-2619J13.16
ENSG00000268912.1	CTD-2619J13.17
ENSG00000131849.10	ZNF132
ENSG00000083812.11	ZNF324
ENSG00000196476.11	C20orf96
ENSG00000247315.3	ZCCHC3
ENSG00000234684.6	SDCBP2-AS1
ENSG00000229728.1	RP11-314N13.3
ENSG00000088876.11	ZNF343
ENSG00000125843.10	AP5S1
ENSG00000225022.1	UBE2D3P1
ENSG00000205181.5	LINC00654
ENSG00000089195.14	TRMT6
ENSG00000101311.15	FERMT1
ENSG00000101333.16	PLCB4
ENSG00000149346.14	SLX4IP
ENSG00000101247.17	NDUFAF5
ENSG00000125871.13	MGME1
ENSG00000232838.3	PET117
ENSG00000089091.16	DZANK1
ENSG00000089101.17	CFAP61
ENSG00000170191.4	NANP
ENSG00000230772.1	VN1R108P
ENSG00000101898.5	MCTS2P
ENSG00000235217.6	TSPY26P
ENSG00000126003.6	PLAGL2
ENSG00000101417.11	PXMP4
ENSG00000131061.13	ZNF341
ENSG00000201151.1	SNORD56
ENSG00000261582.1	RP4-614O4.11
ENSG00000201221.1	RNU4-40P
ENSG00000149636.15	DSN1
ENSG00000080839.11	RBL1
ENSG00000101353.14	MROH8
ENSG00000199266.1	SNORA60
ENSG00000197296.5	FITM2
ENSG00000124120.10	TTPAL
ENSG00000244558.5	KCNK15-AS1
ENSG00000215452.3	ZNF663P
ENSG00000273893.1	RP1-101A2.1
ENSG00000124171.8	PARD6B
ENSG00000101096.19	NFATC2
ENSG00000171940.13	ZNF217
ENSG00000196074.12	SYCP2
ENSG00000101189.6	MRGBP
ENSG00000101216.10	GMEB2
ENSG00000226751.2	AF127936.5
ENSG00000226580.1	RPL39P40
ENSG00000260583.1	AP000223.42
ENSG00000156239.11	N6AMT1
ENSG00000273271.1	AP000254.8
ENSG00000159055.3	MIS18A
ENSG00000159079.18	C21orf59
ENSG00000238197.5	PAXBP1-AS1
ENSG00000159147.17	DONSON
ENSG00000185808.13	PIGP
ENSG00000183527.11	PSMG1
ENSG00000141956.13	PRDM15
ENSG00000160188.9	RSPH1
ENSG00000160190.13	SLC37A1
ENSG00000160199.14	PKNOX1
ENSG00000183250.11	LINC01547
ENSG00000276529.1	AP001505.10
ENSG00000183570.16	PCBP3
ENSG00000182362.13	YBEY
ENSG00000069998.12	CECR5
ENSG00000070371.15	CLTCL1
ENSG00000100084.14	HIRA
ENSG00000070010.18	UFD1L
ENSG00000273343.1	XXbac-B444P24.13
ENSG00000100038.19	TOP3B
ENSG00000272779.1	LL22NC03-80A10.6
ENSG00000211644.2	IGLV1-51
ENSG00000283438.1	Metazoa_SRP
ENSG00000187792.4	ZNF70
ENSG00000133460.19	SLC2A11
ENSG00000100014.19	SPECC1L
ENSG00000244625.5	MIATNB
ENSG00000226471.6	CTA-292E10.6
ENSG00000100314.3	CABP7
ENSG00000099999.14	RNF215
ENSG00000100281.13	HMGXB4
ENSG00000100124.13	ANKRD54
ENSG00000100211.10	CBY1
ENSG00000100311.16	PDGFB
ENSG00000100372.14	SLC25A17
ENSG00000196236.12	XPNPEP3
ENSG00000100147.13	CCDC134
ENSG00000281538.1	RP4-669P10.20
ENSG00000100294.12	MCAT
ENSG00000100347.14	SAMM50
ENSG00000100376.11	FAM118A
ENSG00000100426.6	ZBED4
ENSG00000130489.13	SCO2
ENSG00000184319.15	RPL23AP82
ENSG00000079974.17	RABL2B
ENSG00000130021.13	PUDP
ENSG00000101850.12	GPR143
ENSG00000146950.12	SHROOM2
ENSG00000005302.17	MSL3
ENSG00000196459.13	TRAPPC2
ENSG00000165195.15	PIGA
ENSG00000186312.10	CA5BP1
ENSG00000047230.14	CTPS2
ENSG00000047634.14	SCML1
ENSG00000131831.17	RAI2
ENSG00000012174.11	MBTPS2
ENSG00000123130.16	ACOT9
ENSG00000198814.12	GK
ENSG00000157625.15	TAB3
ENSG00000185753.12	CXorf38
ENSG00000251192.7	ZNF674
ENSG00000230844.2	ZNF674-AS1
ENSG00000102221.13	JADE3
ENSG00000197779.13	ZNF81
ENSG00000221994.10	ZNF630
ENSG00000068354.15	TBC1D25
ENSG00000279528.1	RP11-1148L6.8
ENSG00000196632.10	WNK3
ENSG00000247746.4	USP51
ENSG00000186787.8	SPIN2B
ENSG00000198455.4	ZXDB
ENSG00000198205.6	ZXDA
ENSG00000186767.6	SPIN4
ENSG00000184675.9	AMER1
ENSG00000126970.15	ZC4H2
ENSG00000102309.12	PIN4
ENSG00000147099.19	HDAC8
ENSG00000102383.13	ZDHHC15
ENSG00000165240.18	ATP7A
ENSG00000165259.13	HDX
ENSG00000126953.5	TIMM8A
ENSG00000102393.9	GLA
ENSG00000125962.14	ARMCX5
ENSG00000271147.7	ARMCX5-GPRASP2
ENSG00000147231.13	CXorf57
ENSG00000133131.14	MORC4
ENSG00000101844.17	ATG4A
ENSG00000228532.4	RP1-241P17.4
ENSG00000175556.16	LONRF3
ENSG00000125354.22	SEPT6
ENSG00000101882.9	NKAP
ENSG00000156697.12	UTP14A
ENSG00000085185.15	BCORL1
ENSG00000056277.15	ZNF280C
ENSG00000165675.16	ENOX2
ENSG00000101928.12	MOSPD1
ENSG00000212747.4	FAM127C
ENSG00000186376.14	ZNF75D
ENSG00000173275.12	ZNF449
ENSG00000268940.5	CT45A1
ENSG00000197620.10	CXorf40A
ENSG00000269556.7	TMEM185A
ENSG00000197021.8	CXorf40B
ENSG00000013619.13	MAMLD1
ENSG00000029993.14	HMGB3
ENSG00000147394.18	ZNF185
ENSG00000235961.5	PNMA6A
ENSG00000189420.8	ZFP92
ENSG00000102030.15	NAA10
ENSG00000197180.2	CH17-340M24.3
ENSG00000185010.13	F8
ENSG00000277203.1	F8A1
ENSG00000155962.12	CLIC2
