## Supplementary material for "Genetic and environmental regulation of caudate nucleus transcriptome: insight into schizophrenia risk and the dopamine system": Data S6: module4_go_enrichment.tsv

# GO	NS	enrichment	name	ratio_in_study	ratio_in_pop	p_uncorrected	depth	study_count	p_fdr_bh	study_items
GO:0006355	BP	e	regulation of transcription, DNA-templated	150/1420	776/20656	6.065648808586741e-32	9	150	7.497748492294071e-28	93, 196, 2104, 3149, 4286, 4773, 6399, 6664, 6877, 6936, 7539, 7549, 7553, 7556, 7576, 7582, 7594, 7621, 7626, 7673, 7691, 7711, 7733, 7738, 7757, 7761, 7764, 7772, 7978, 7988, 8975, 9310, 10450, 10780, 10782, 10795, 10943, 22835, 23421, 25799, 25988, 26974, 27097, 51276, 51684, 54925, 54993, 55145, 55609, 55659, 55762, 55888, 56938, 56946, 57122, 57232, 57335, 57474, 57547, 57623, 57677, 58492, …
GO:0006364	BP	e	rRNA processing	27/1420	143/20656	1.3920811801481474e-06	9	27	0.0021509394334764064	705, 1662, 4931, 5303, 5393, 6041, 10436, 10556, 10557, 10775, 10813, 10885, 11056, 11340, 23016, 25879, 25926, 27042, 27340, 54059, 54853, 54881, 55646, 55813, 81875, 84135, 90459
GO:0006506	BP	e	GPI anchor biosynthetic process	10/1420	25/20656	2.8708246727336998e-06	9	10	0.00394291819774014	5277, 5279, 5281, 9488, 51227, 55650, 65258, 80235, 84720, 93183
GO:0016254	BP	e	preassembly of GPI anchor in ER membrane	8/1420	17/20656	6.782779420729003e-06	7	8	0.007574500235248761	5277, 5279, 5281, 9488, 51227, 55650, 80235, 93183
GO:0030488	BP	e	tRNA methylation	11/1420	33/20656	7.353288797264391e-06	11	11	0.007574500235248761	1787, 25821, 51531, 51605, 55798, 57570, 63892, 80745, 91801, 93587, 158234
GO:0097502	BP	e	mannosylation	7/1420	13/20656	8.486733457209205e-06	3	7	0.008069577866504845	9488, 55650, 79796, 80235, 85365, 93183, 440138
GO:0033617	BP	e	mitochondrial cytochrome c oxidase assembly	8/1420	22/20656	6.539361237133393e-05	9	8	0.04490724680678104	6341, 29090, 51241, 79072, 84334, 90639, 285521, 100303755
GO:0007186	BP	p	G protein-coupled receptor signaling pathway	16/1420	1138/20656	8.558995598005713e-19	5	16	5.289887229347431e-15	727, 1894, 2773, 2869, 4935, 4995, 5032, 5144, 5332, 7410, 10161, 53829, 54331, 57191, 64582, 284521
GO:0035195	BP	p	gene silencing by miRNA	1/1420	582/20656	5.3140792074228003e-17	10	1	2.1895777694317745e-13	100423036
GO:0050911	BP	p	detection of chemical stimulus involved in sensory perception of smell	2/1420	427/20656	4.8410523447056834e-11	5	2	1.4960062008226738e-07	4995, 284521
GO:0002250	BP	p	adaptive immune response	3/1420	350/20656	8.743797375637881e-08	3	3	0.0002161641587205197	8915, 11119, 50856
GO:0006396	BP	p	RNA processing	11/1420	555/20656	1.5111275071770555e-07	7	11	0.0003113174519369264	5936, 6041, 26747, 26773, 94161, 677765, 677801, 677827, 677837, 100033805, 100033815
GO:0006955	BP	p	immune response	7/1420	424/20656	8.496382453821317e-07	2	7	0.001500339764452647	654, 1513, 3140, 3556, 5393, 5871, 23545
GO:0031424	BP	p	keratinization	0/1420	180/20656	4.4395266705485555e-06	2	0	0.005487698917465069
GO:0042742	BP	p	defense response to bacterium	1/1420	201/20656	1.628651988928915e-05	6	1	0.014379833739393085	6441
GO:0007165	BP	p	signal transduction	38/1420	1016/20656	1.8459075434649874e-05	4	38	0.015211508763180472	86, 93, 307, 726, 868, 1193, 1460, 1819, 2131, 3635, 3667, 3822, 4086, 4867, 4935, 4995, 5564, 5608, 7410, 8821, 8935, 9308, 10040, 10144, 11018, 23098, 23380, 23421, 51192, 51684, 55716, 59307, 64780, 65059, 84144, 84986, 261734, 283349
GO:0007267	BP	p	cell-cell signaling	2/1420	228/20656	2.922967362262008e-05	3	2	0.022581749728075425	7071, 11018
GO:0007204	BP	p	positive regulation of cytosolic calcium ion concentration	0/1420	152/20656	3.312673655666956e-05	11	0	0.02408703473982308
GO:0005654	CC	e	nucleoplasm	355/1420	3697/20656	3.670128363750288e-12	2	355	1.614856480050127e-09	86, 196, 607, 661, 672, 705, 839, 868, 1122, 1161, 1460, 1513, 1763, 1787, 1819, 1847, 1876, 1894, 2042, 2048, 2068, 2072, 2073, 2104, 2188, 2189, 2324, 2553, 2956, 2960, 3096, 3508, 3667, 3978, 3980, 4084, 4086, 4092, 4175, 4255, 4286, 4287, 4704, 4773, 4835, 4931, 5303, 5325, 5393, 5429, 5557, 5564, 5608, 5683, 5687, 5771, 5780, 5889, 5892, 5933, 5936, 5966, 5983, 5984, 5985, 5987, 6045, 6399, …
GO:0005634	CC	e	nucleus	465/1420	5339/20656	1.8374961741558782e-09	5	465	5.38998877752391e-07	86, 196, 307, 317, 445, 538, 642, 672, 705, 835, 1122, 1161, 1193, 1460, 1662, 1763, 1819, 1847, 1876, 1894, 2068, 2072, 2073, 2120, 2272, 2553, 2956, 2960, 3096, 3508, 3621, 3667, 3978, 4086, 4092, 4094, 4175, 4255, 4286, 4287, 4507, 4682, 4704, 4773, 4931, 5326, 5332, 5393, 5429, 5564, 5664, 5683, 5687, 5727, 5791, 5889, 5892, 5936, 5966, 5983, 5984, 5985, 5987, 6045, 6322, 6399, 6419, 6477, 65…
GO:0005759	CC	e	mitochondrial matrix	53/1420	371/20656	3.9515651057703277e-07	5	53	7.727505095728641e-05	2395, 3155, 4285, 4287, 4704, 5303, 6041, 6821, 7923, 7978, 10352, 10588, 10965, 11019, 23590, 23597, 25902, 25996, 27034, 27292, 27349, 51095, 51106, 51166, 51601, 54949, 55157, 57001, 57107, 57128, 57546, 57570, 63899, 64745, 64863, 79587, 79736, 80224, 83875, 84693, 92399, 92935, 117145, 160428, 166785, 196074, 200205, 200895, 285367, 326625, 349565, 387338, 441024
GO:0035658	CC	e	Mon1-Ccz1 complex	4/1420	5/20656	0.00010513031869606631	2	4	0.013396236029570574	29919, 51622, 84315, 221960
GO:0030681	CC	e	multimeric ribonuclease P complex	5/1420	10/20656	0.000286773009723008	6	5	0.029689441006617297	10556, 10557, 10775, 10940, 11102
GO:0005615	CC	p	extracellular space	31/1420	1824/20656	2.582261002966853e-26	2	31	4.5447793652216615e-23	654, 727, 1297, 1486, 1513, 2157, 2487, 3140, 5155, 6441, 6652, 7079, 7476, 8344, 9478, 10495, 10500, 10924, 10940, 11010, 22901, 23255, 23659, 51135, 51192, 57643, 79600, 168667, 200407, 255631, 285315
GO:0005886	CC	p	plasma membrane	181/1420	4638/20656	6.863383709248968e-22	3	181	6.039777664139092e-19	86, 93, 307, 357, 390, 419, 538, 672, 868, 1460, 1601, 1687, 2042, 2048, 2157, 2189, 2272, 2324, 2773, 2869, 2893, 2895, 3140, 3556, 3635, 3667, 3675, 3680, 3687, 3822, 4092, 4126, 4287, 4363, 4682, 4758, 4935, 4995, 5032, 5144, 5664, 5727, 5771, 5791, 6261, 6444, 6477, 6584, 6610, 6804, 6809, 6996, 7410, 7476, 7923, 8434, 8935, 9057, 9208, 9263, 9308, 9399, 9478, 9499, 9650, 10019, 10076, 10161,…
GO:0005576	CC	p	extracellular region	57/1420	1888/20656	2.819226379697624e-14	2	57	1.6539461427559394e-11	313, 317, 411, 419, 590, 727, 957, 1297, 1460, 1513, 2042, 2048, 2157, 2324, 2717, 3417, 3556, 3953, 4758, 4885, 5155, 5683, 6441, 6804, 7059, 7476, 8434, 9861, 10450, 11248, 23412, 23659, 51192, 51299, 55009, 55075, 55276, 56954, 57125, 57214, 57486, 65217, 78991, 79879, 79980, 83440, 116349, 145957, 153642, 196740, 245812, 255631, 285668, 317749, 338645, 728464, 728568
GO:0070062	CC	p	extracellular exosome	83/1420	2167/20656	2.7162737572253556e-10	6	83	9.561283625433252e-08	307, 317, 357, 411, 419, 445, 642, 726, 727, 1460, 2632, 2710, 2717, 2773, 2946, 3073, 3417, 3675, 4363, 4507, 4758, 4835, 5393, 5683, 5687, 6261, 6584, 6652, 6809, 7290, 7358, 7476, 8218, 8344, 8607, 9179, 9374, 9562, 10040, 10402, 10592, 10924, 11151, 11269, 22977, 23659, 25813, 27163, 29028, 29800, 30851, 51809, 54039, 54187, 54331, 54622, 54875, 55075, 55276, 55506, 55577, 56101, 56954, 63979…
GO:0009986	CC	p	cell surface	11/1420	601/20656	1.6006458764548126e-08	2	11	4.024481060800672e-06	307, 411, 726, 3675, 3687, 5155, 5664, 7476, 64084, 81619, 131566
GO:0005887	CC	p	integral component of plasma membrane	49/1420	1392/20656	3.470811767076371e-08	4	49	7.635785887568017e-06	93, 2042, 2048, 2324, 2895, 3556, 3822, 4363, 4995, 5032, 5664, 6261, 6610, 9057, 9120, 9197, 9308, 10076, 10161, 10500, 10559, 26167, 50856, 50937, 55716, 56098, 56100, 56101, 56103, 56104, 56105, 56106, 56107, 56111, 56121, 56122, 56123, 56124, 56125, 56126, 56130, 65217, 80723, 81619, 84230, 131566, 133418, 219527, 284129
GO:0062023	CC	p	collagen-containing extracellular matrix	7/1420	374/20656	1.1964712885179129e-05	3	7	0.0021057894677915267	307, 1297, 5155, 7059, 50937, 255631, 284018
GO:0005925	CC	p	focal adhesion	9/1420	415/20656	2.018914807204938e-05	5	9	0.003084608144510463	390, 726, 1601, 3675, 7739, 25996, 29843, 55612, 79038
GO:0016021	CC	p	integral component of membrane	194/1420	3661/20656	2.1031419167116794e-05	3	194	0.003084608144510463	538, 1352, 2131, 2677, 3140, 3953, 4086, 4247, 4935, 5277, 5279, 5281, 5727, 5791, 5827, 6444, 6489, 6584, 6804, 6809, 7351, 7982, 8702, 9120, 9399, 9488, 9906, 10162, 10166, 10257, 10350, 10390, 10402, 10559, 10560, 11010, 11018, 11119, 11149, 11264, 23306, 23457, 23545, 25813, 25880, 26167, 26175, 26301, 26504, 26984, 27346, 28982, 29090, 29800, 29929, 29957, 51136, 51172, 51192, 51227, 51249, …
GO:1903561	CC	p	extracellular vesicle	1/1420	172/20656	0.00010976125588186922	5	1	0.013396236029570574	2893
GO:0042101	CC	p	T cell receptor complex	0/1420	137/20656	0.00011417246616111283	5	0	0.013396236029570574
GO:0009897	CC	p	external side of plasma membrane	9/1420	382/20656	0.0001320584307236997	3	9	0.014526427379606969	1513, 3140, 3675, 3953, 9308, 10495, 11119, 80381, 114625
GO:0030425	CC	p	dendrite	12/1420	421/20656	0.0004094904755664724	5	12	0.04003906872205508	2048, 5332, 6809, 23098, 25983, 26504, 51399, 57125, 64084, 64506, 80262, 84548
GO:0046872	MF	e	metal ion binding	302/1420	2323/20656	1.52022199242181e-29	4	302	6.448781691853319e-26	93, 411, 833, 1297, 1460, 1678, 1763, 1819, 2068, 2073, 2131, 2773, 2960, 3096, 3155, 3621, 3675, 3680, 3687, 3978, 4086, 4092, 4255, 4285, 4682, 4885, 5144, 5325, 5326, 5429, 5471, 5557, 5987, 6041, 6610, 6940, 7071, 7079, 7410, 7545, 7553, 7556, 7576, 7579, 7582, 7594, 7597, 7621, 7673, 7691, 7695, 7699, 7711, 7728, 7733, 7753, 7764, 7772, 7775, 7789, 8187, 8226, 8493, 8569, 8702, 9310, 9734, 9…
GO:0003677	MF	e	DNA binding	175/1420	1237/20656	1.5283642352556213e-20	4	175	3.241660542977173e-17	196, 661, 672, 1763, 1876, 2072, 3096, 3508, 3978, 3980, 4211, 4255, 4773, 5303, 5325, 5889, 5892, 5983, 5987, 6419, 6883, 6940, 6996, 7013, 7290, 7549, 7553, 7554, 7576, 7579, 7582, 7594, 7626, 7673, 7691, 7695, 7711, 7738, 7757, 7761, 7772, 7775, 7988, 8187, 8344, 8458, 8940, 9015, 9204, 9208, 9310, 9330, 9533, 9753, 9889, 10042, 10388, 10626, 10780, 10795, 10943, 22835, 22944, 23414, 23649, 25…
GO:0005515	MF	e	protein binding	913/1420	12068/20656	3.102880616974594e-06	2	913	0.0021937365962010377	86, 93, 196, 307, 313, 317, 357, 390, 445, 538, 590, 605, 607, 642, 662, 672, 705, 727, 833, 835, 839, 868, 957, 1161, 1193, 1460, 1503, 1513, 1601, 1678, 1687, 1763, 1819, 1847, 1876, 1894, 2042, 2048, 2068, 2072, 2073, 2104, 2120, 2157, 2188, 2189, 2272, 2324, 2395, 2487, 2553, 2592, 2632, 2710, 2717, 2773, 2869, 2895, 2946, 2948, 2949, 2956, 2960, 3073, 3096, 3140, 3149, 3508, 3621, 3635, 3667…
GO:0000049	MF	e	tRNA binding	15/1420	66/20656	3.210215409899724e-05	5	15	0.017022167210993287	833, 3508, 8846, 51091, 51095, 54952, 55157, 60678, 63899, 79693, 81627, 91801, 93587, 118672, 158234
GO:0004930	MF	p	G protein-coupled receptor activity	5/1420	741/20656	5.611319774967002e-17	4	5	7.93440616180334e-14	4935, 4995, 10161, 64582, 284521
GO:0004984	MF	p	olfactory receptor activity	2/1420	427/20656	4.8410523447056834e-11	4	2	5.1339360115603774e-08	4995, 284521
GO:1903231	MF	p	mRNA binding involved in posttranscriptional gene silencing	1/1420	274/20656	1.0604353336138153e-07	6	1	8.996733370379608e-05	100423036
GO:0045296	MF	p	cadherin binding	4/1420	315/20656	4.730553278893368e-06	4	4	0.0028667152870093813	3417, 8607, 9208, 222256
