## Supplementary material for "Genetic and environmental regulation of caudate nucleus transcriptome: insight into schizophrenia risk and the dopamine system": Data S6: module5_genes.csv

gene_id	gene_name
ENSG00000225972.1	MTND1P23
ENSG00000278791.1	MIR6723
ENSG00000162576.16	MXRA8
ENSG00000182873.5	RP11-181G12.2
ENSG00000197921.5	HES5
ENSG00000157873.17	TNFRSF14
ENSG00000142611.16	PRDM16
ENSG00000162413.16	KLHL21
ENSG00000142583.17	SLC2A5
ENSG00000177674.15	AGTRAP
ENSG00000201801.1	RNU5E-4P
ENSG00000028137.17	TNFRSF1B
ENSG00000272482.1	RP11-474O21.5
ENSG00000162493.16	PDPN
ENSG00000171729.13	TMEM51
ENSG00000142634.12	EFHD2
ENSG00000162458.12	FBLIM1
ENSG00000183888.4	C1orf64
ENSG00000142627.12	EPHA2
ENSG00000233929.1	MT1XP1
ENSG00000157191.19	NECAP2
ENSG00000074964.16	ARHGEF10L
ENSG00000169991.10	IFFO2
ENSG00000158747.13	NBL1
ENSG00000127472.10	PLA2G5
ENSG00000236963.6	LINC01141
ENSG00000226487.1	RP4-749H3.2
ENSG00000158825.5	CDA
ENSG00000187952.9	HS6ST1P1
ENSG00000162551.13	ALPL
ENSG00000173372.16	C1QA
ENSG00000159189.11	C1QC
ENSG00000173369.15	C1QB
ENSG00000088280.18	ASAP3
ENSG00000185436.11	IFNLR1
ENSG00000158055.15	GRHL3
ENSG00000197245.5	FAM110D
ENSG00000142733.14	MAP3K6
ENSG00000181773.6	GPR3
ENSG00000000938.12	FGR
ENSG00000214812.3	RP5-1053E7.3
ENSG00000169403.11	PTAFR
ENSG00000130766.4	SESN2
ENSG00000221539.1	SNORD99
ENSG00000229388.1	RP11-442N24__B.1
ENSG00000162511.7	LAPTM5
ENSG00000264773.1	MIR4420
ENSG00000142910.15	TINAGL1
ENSG00000121900.18	TMEM54
ENSG00000187513.8	GJA4
ENSG00000142694.6	EVA1B
ENSG00000119535.17	CSF3R
ENSG00000163874.9	ZC3H12A
ENSG00000183386.9	FHL3
ENSG00000163909.7	HEYL
ENSG00000168389.17	MFSD2A
ENSG00000117394.19	SLC2A1
ENSG00000066056.13	TIE1
ENSG00000199377.1	RNU5F-1
ENSG00000200169.1	RNU5D-1
ENSG00000173846.12	PLK3
ENSG00000222009.8	BTBD19
ENSG00000186603.5	HPDL
ENSG00000142961.14	MOB3C
ENSG00000123080.10	CDKN2C
ENSG00000174348.13	PODN
ENSG00000157184.6	CPT2
ENSG00000157193.15	LRP8
ENSG00000152763.16	WDR78
ENSG00000116717.11	GADD45A
ENSG00000237919.5	RP11-181B18.1
ENSG00000116761.11	CTH
ENSG00000116791.13	CRYZ
ENSG00000273338.1	RP11-386I14.4
ENSG00000137959.15	IFI44L
ENSG00000162618.12	ADGRL4
ENSG00000280099.1	RP11-33E12.2
ENSG00000117226.11	GBP3
ENSG00000117228.9	GBP1
ENSG00000162645.12	GBP2
ENSG00000162654.8	GBP4
ENSG00000232882.1	PHKA1P1
ENSG00000069702.10	TGFBR3
ENSG00000137936.16	BCAR3
ENSG00000137962.12	ARHGAP29
ENSG00000224081.8	LINC01057
ENSG00000263526.1	MIR378G
ENSG00000143036.16	SLC44A3
ENSG00000099260.10	PALMD
ENSG00000156869.12	FRRS1
ENSG00000079335.18	CDC14A
ENSG00000225938.1	RP4-575N6.4
ENSG00000260940.1	RP4-575N6.5
ENSG00000168679.17	SLC16A4
ENSG00000143119.12	CD53
ENSG00000162777.16	DENND2D
ENSG00000064886.13	CHI3L2
ENSG00000143110.11	C1orf162
ENSG00000121933.18	TMIGD3
ENSG00000282608.1	ADORA3
ENSG00000231246.1	RP5-965F6.2
ENSG00000155366.16	RHOC
ENSG00000232499.2	RP11-512F24.1
ENSG00000116774.11	OLFML3
ENSG00000232895.2	RP4-543J13.1
ENSG00000173218.14	VANGL1
ENSG00000134247.9	PTGFRN
ENSG00000092607.13	TBX15
ENSG00000261662.1	RP5-1042I8.7
ENSG00000275538.1	RNVU1-19
ENSG00000277610.1	RNVU1-4
ENSG00000198019.12	FCGR1B
ENSG00000213244.3	HIST2H3DP1
ENSG00000206737.1	RNVU1-18
ENSG00000265531.3	FCGR1CP
ENSG00000240929.2	HIST2H2BB
ENSG00000223612.3	RP11-289I10.2
ENSG00000198483.12	ANKRD35
ENSG00000143127.12	ITGA10
ENSG00000271601.3	LIX1L
ENSG00000265972.5	TXNIP
ENSG00000201558.1	RNVU1-6
ENSG00000274428.1	U1
ENSG00000265107.2	GJA5
ENSG00000206585.1	RNVU1-7
ENSG00000283676.1	MIR5087
ENSG00000202408.2	RNU1-122P
ENSG00000274020.1	LINC01138
ENSG00000280649.1	AC245100.1
ENSG00000274210.1	U1
ENSG00000270629.5	NBPF14
ENSG00000150337.13	FCGR1A
ENSG00000203814.6	HIST2H2BF
ENSG00000183598.3	HIST2H3D
ENSG00000272196.2	HIST2H2AA4
ENSG00000270276.2	HIST2H4B
ENSG00000143369.14	ECM1
ENSG00000203804.4	ADAMTSL4-AS1
ENSG00000274963.1	RN7SL600P
ENSG00000143384.12	MCL1
ENSG00000163131.10	CTSS
ENSG00000163154.5	TNFAIP8L2
ENSG00000232671.5	RP11-126K1.2
ENSG00000163191.5	S100A11
ENSG00000163220.10	S100A9
ENSG00000163221.8	S100A12
ENSG00000143546.9	S100A8
ENSG00000196154.11	S100A4
ENSG00000188015.9	S100A3
ENSG00000169418.9	NPR1
ENSG00000143554.13	SLC27A3
ENSG00000143570.17	SLC39A1
ENSG00000143545.8	RAB13
ENSG00000228013.1	RP11-350G8.5
ENSG00000160712.12	IL6R
ENSG00000169291.9	SHE
ENSG00000160691.18	SHC1
ENSG00000243364.7	EFNA4
ENSG00000169241.17	SLC50A1
ENSG00000231064.6	MIR92B
ENSG00000196189.12	SEMA4A
ENSG00000132688.10	NES
ENSG00000187800.13	PEAR1
ENSG00000163565.18	IFI16
ENSG00000158710.14	TAGLN2
ENSG00000162738.5	VANGL2
ENSG00000066294.14	CD84
ENSG00000158769.17	F11R
ENSG00000186517.13	ARHGAP30
ENSG00000224985.1	RP11-297K8.2
ENSG00000158869.10	FCER1G
ENSG00000143226.13	FCGR2A
ENSG00000173110.7	HSPA6
ENSG00000203747.9	FCGR3A
ENSG00000244682.7	FCGR2C
ENSG00000162747.9	FCGR3B
ENSG00000162733.16	DDR2
ENSG00000143147.14	GPR161
ENSG00000213064.9	SFT2D2
ENSG00000188404.8	SELL
ENSG00000007908.15	SELE
ENSG00000116132.11	PRRX1
ENSG00000235750.9	KIAA0040
ENSG00000198797.6	BRINP2
ENSG00000143333.6	RGS16
ENSG00000135838.13	NPL
ENSG00000116701.14	NCF2
ENSG00000135842.16	FAM129A
ENSG00000162670.10	BRINP3
ENSG00000237457.6	LINC01351
ENSG00000150681.9	RGS18
ENSG00000000971.15	CFH
ENSG00000134376.14	CRB1
ENSG00000081237.18	PTPRC
ENSG00000163431.12	LMOD1
ENSG00000133055.8	MYBPH
ENSG00000133048.12	CHI3L1
ENSG00000122176.10	FMOD
ENSG00000188783.5	PRELP
ENSG00000163545.8	NUAK2
ENSG00000162889.10	MAPKAPK2
ENSG00000174059.16	CD34
ENSG00000009790.14	TRAF3IP3
ENSG00000117595.10	IRF6
ENSG00000260805.2	RP11-61J19.5
ENSG00000162772.16	ATF3
ENSG00000152104.11	PTPN14
ENSG00000092969.11	TGFB2
ENSG00000196660.10	SLC30A10
ENSG00000117791.15	MARC2
ENSG00000186205.12	MARC1
ENSG00000221571.3	RNU6ATAC35P
ENSG00000272750.1	RP11-378J18.8
ENSG00000154309.8	DISP1
ENSG00000187554.11	TLR5
ENSG00000232628.5	RP11-365O16.3
ENSG00000228058.1	RP11-552D4.1
ENSG00000222986.1	RNU5A-5P
ENSG00000116962.14	NID1
ENSG00000272865.1	RP11-561I11.4
ENSG00000203666.12	EFCAB2
ENSG00000162849.15	KIF26B
ENSG00000162711.16	NLRP3
ENSG00000184731.5	FAM110C
ENSG00000118004.17	COLEC11
ENSG00000134321.11	RSAD2
ENSG00000236790.5	LINC00299
ENSG00000235092.5	ID2-AS1
ENSG00000172059.10	KLF11
ENSG00000272275.1	RP11-791G15.2
ENSG00000071575.11	TRIB2
ENSG00000132031.12	MATN3
ENSG00000157833.12	GAREM2
ENSG00000138080.13	EMILIN1
ENSG00000138074.14	SLC5A6
ENSG00000213453.3	FTH1P3
ENSG00000176714.9	CCDC121
ENSG00000171174.13	RBKS
ENSG00000213626.11	LBH
ENSG00000091106.18	NLRC4
ENSG00000049323.15	LTBP1
ENSG00000152518.7	ZFP36L2
ENSG00000198369.9	SPRED2
ENSG00000163219.11	ARHGAP25
ENSG00000065911.11	MTHFD2
ENSG00000115325.13	DOK1
ENSG00000159399.9	HK2
ENSG00000042493.15	CAPG
ENSG00000118640.10	VAMP8
ENSG00000168899.4	VAMP5
ENSG00000168890.13	TMEM150A
ENSG00000115523.16	GNLY
ENSG00000168874.12	ATOH8
ENSG00000222724.1	RNU2-63P
ENSG00000211592.8	IGKC
ENSG00000211597.2	IGKJ1
ENSG00000213355.3	CNN2P8
ENSG00000196843.15	ARID5A
ENSG00000115594.11	IL1R1
ENSG00000115602.16	IL1RL1
ENSG00000115604.10	IL18R1
ENSG00000235597.1	LINC01102
ENSG00000254126.6	CD8BP
ENSG00000198075.9	SULT1C4
ENSG00000198142.4	SOWAHC
ENSG00000115008.5	IL1A
ENSG00000125538.11	IL1B
ENSG00000125637.15	PSD4
ENSG00000144119.3	C1QL2
ENSG00000115107.19	STEAP3
ENSG00000163083.5	INHBB
ENSG00000115112.7	TFCP2L1
ENSG00000264229.1	RNU4ATAC
ENSG00000136732.14	GYPC
ENSG00000072163.19	LIMS2
ENSG00000144230.16	GPR17
ENSG00000150540.13	HNMT
ENSG00000075884.12	ARHGAP15
ENSG00000187123.14	LYPD6
ENSG00000123609.10	NMI
ENSG00000177917.10	ARL6IP6
ENSG00000153234.13	NR4A2
ENSG00000115165.9	CYTIP
ENSG00000115267.5	IFIH1
ENSG00000082438.15	COBLL1
ENSG00000163072.15	NOSTRIN
ENSG00000073737.16	DHRS9
ENSG00000154479.12	CCDC173
ENSG00000232555.1	AC104088.1
ENSG00000091436.16	AC013461.1
ENSG00000229337.1	AC079305.8
ENSG00000225808.1	DNAJC19P5
ENSG00000079150.17	FKBP7
ENSG00000003436.14	TFPI
ENSG00000204262.11	COL5A2
ENSG00000138449.10	SLC40A1
ENSG00000128641.18	MYO1B
ENSG00000173559.12	NABP1
ENSG00000168497.4	SDPR
ENSG00000118997.13	DNAH7
ENSG00000081320.10	STK17B
ENSG00000003400.14	CASP10
ENSG00000064012.21	CASP8
ENSG00000155760.2	FZD7
ENSG00000116117.17	PARD3B
ENSG00000118257.16	NRP2
ENSG00000030419.16	IKZF2
ENSG00000207274.1	SNORA70
ENSG00000230076.1	AC016708.2
ENSG00000115414.18	FN1
ENSG00000230695.1	AC012462.1
ENSG00000180871.7	CXCR2
ENSG00000135926.13	TMBIM1
ENSG00000018280.16	SLC11A1
ENSG00000175084.11	DES
ENSG00000152049.6	KCNE4
ENSG00000081052.11	COL4A4
ENSG00000135917.13	SLC19A3
ENSG00000185404.16	SP140L
ENSG00000067066.16	SP100
ENSG00000243650.3	RN7SL834P
ENSG00000182600.9	C2orf82
ENSG00000188042.7	ARL4C
ENSG00000144476.5	ACKR3
ENSG00000144485.10	HES6
ENSG00000132326.11	PER2
ENSG00000178602.7	OTOS
ENSG00000162804.13	SNED1
ENSG00000204099.11	NEU4
ENSG00000235151.1	AC114730.2
ENSG00000071282.11	LMCD1
ENSG00000180914.10	OXTR
ENSG00000163702.18	IL17RC
ENSG00000132164.9	SLC6A11
ENSG00000196639.6	HRH1
ENSG00000163520.13	FBLN2
ENSG00000154783.10	FGD5
ENSG00000131378.13	RFTN1
ENSG00000179796.11	LRRC3B
ENSG00000234165.1	AC114877.3
ENSG00000144642.21	RBMS3
ENSG00000163513.17	TGFBR2
ENSG00000170293.8	CMTM8
ENSG00000153551.13	CMTM7
ENSG00000173705.8	SUSD5
ENSG00000272334.1	RP11-129K12.1
ENSG00000187091.13	PLCD1
ENSG00000172936.12	MYD88
ENSG00000144655.14	CSRNP1
ENSG00000168329.13	CX3CR1
ENSG00000187094.11	CCK
ENSG00000144649.8	FAM198A
ENSG00000225873.3	LINC00694
ENSG00000163815.5	CLEC3B
ENSG00000144791.9	LIMD1
ENSG00000163820.14	FYCO1
ENSG00000163823.3	CCR1
ENSG00000223552.1	RP11-24F11.2
ENSG00000160791.13	CCR5
ENSG00000160801.13	PTH1R
ENSG00000229453.2	SPINK8
ENSG00000172037.13	LAMB2
ENSG00000185909.14	KLHDC8B
ENSG00000173402.11	DAG1
ENSG00000001617.11	SEMA3F
ENSG00000188338.14	SLC38A3
ENSG00000114378.16	HYAL1
ENSG00000068001.13	HYAL2
ENSG00000114737.15	CISH
ENSG00000114738.10	MAPKAPK3
ENSG00000010319.6	SEMA3G
ENSG00000010327.10	STAB1
ENSG00000168268.10	NT5DC2
ENSG00000016391.10	CHDH
ENSG00000056736.9	IL17RB
ENSG00000114251.13	WNT5A
ENSG00000144730.16	IL17RD
ENSG00000239801.1	DENND6A-AS1
ENSG00000168306.12	ACOX2
ENSG00000243384.1	RP11-475O23.2
ENSG00000153266.12	FEZF2
ENSG00000163638.13	ADAMTS9
ENSG00000121440.14	PDZRN3
ENSG00000244699.1	RP11-803B1.2
ENSG00000242953.1	RP11-803B1.3
ENSG00000184500.14	PROS1
ENSG00000168386.18	FILIP1L
ENSG00000154175.16	ABI3BP
ENSG00000144802.11	NFKBIZ
ENSG00000144824.19	PHLDB2
ENSG00000091986.15	CCDC80
ENSG00000144857.14	BOC
ENSG00000178075.19	GRAMD1C
ENSG00000241155.1	ARHGAP31-AS1
ENSG00000144843.11	ADPRH
ENSG00000144837.8	PLA1A
ENSG00000163430.10	FSTL1
ENSG00000180353.10	HCLS1
ENSG00000243544.3	RN7SL172P
ENSG00000222057.1	RNU4-62P
ENSG00000114013.15	CD86
ENSG00000138496.16	PARP9
ENSG00000163840.9	DTX3L
ENSG00000173193.13	PARP14
ENSG00000273123.1	RP11-9N20.3
ENSG00000082781.11	ITGB5
ENSG00000173706.12	HEG1
ENSG00000252965.1	Y_RNA
ENSG00000171084.15	FAM86JP
ENSG00000189366.9	ALG1L
ENSG00000144908.13	ALDH1L1
ENSG00000246022.2	ALDH1L1-AS2
ENSG00000163884.3	KLF15
ENSG00000187715.13	KBTBD12
ENSG00000179348.11	GATA2
ENSG00000244300.2	GATA2-AS1
ENSG00000114670.13	NEK11
ENSG00000261051.1	RP11-274H2.5
ENSG00000240032.1	RP11-274H2.3
ENSG00000152952.11	PLOD2
ENSG00000114698.14	PLSCR4
ENSG00000188313.12	PLSCR1
ENSG00000163762.6	TM4SF18
ENSG00000169908.11	TM4SF1
ENSG00000018408.14	WWTR1
ENSG00000174944.8	P2RY14
ENSG00000169313.9	P2RY12
ENSG00000198829.6	SUCNR1
ENSG00000243069.7	ARHGEF26-AS1
ENSG00000163659.12	TIPARP
ENSG00000079257.7	LXN
ENSG00000169064.12	ZBBX
ENSG00000085276.17	MECOM
ENSG00000239739.1	RP11-373E16.4
ENSG00000279673.1	RP11-185E8.2
ENSG00000075420.12	FNDC3B
ENSG00000121858.10	TNFSF10
ENSG00000231310.3	TBL1XR1-AS1
ENSG00000272910.1	RP11-15L13.4
ENSG00000172578.11	KLHL6
ENSG00000182580.2	EPHB3
ENSG00000113790.10	EHHADH
ENSG00000113916.17	BCL6
ENSG00000145012.12	LPP
ENSG00000114315.3	HES1
ENSG00000185112.5	FAM43A
ENSG00000174004.5	NRROS
ENSG00000114473.13	IQCG
ENSG00000169026.12	MFSD7
ENSG00000127418.14	FGFRL1
ENSG00000168884.14	TNIP2
ENSG00000087266.15	SH3BP2
ENSG00000170891.10	CYTL1
ENSG00000072840.12	EVC
ENSG00000125089.16	SH3TC1
ENSG00000071127.16	WDR1
ENSG00000048342.15	CC2D2A
ENSG00000004468.12	CD38
ENSG00000137441.7	FGFBP2
ENSG00000007062.11	PROM1
ENSG00000109610.5	SOD3
ENSG00000091490.10	SEL1L3
ENSG00000181826.9	RELL1
ENSG00000249863.2	RP11-177C12.1
ENSG00000174123.10	TLR10
ENSG00000174125.7	TLR1
ENSG00000174130.12	TLR6
ENSG00000121895.7	TMEM156
ENSG00000163694.14	RBM47
ENSG00000178343.4	SHISA3
ENSG00000250863.1	RP11-663P9.1
ENSG00000128052.8	KDR
ENSG00000162840.4	MT2P1
ENSG00000173597.8	SULT1B1
ENSG00000169429.10	CXCL8
ENSG00000163739.4	CXCL1
ENSG00000163736.3	PPBP
ENSG00000081041.8	CXCL2
ENSG00000169245.5	CXCL10
ENSG00000169248.12	CXCL11
ENSG00000138771.14	SHROOM3
ENSG00000138772.12	ANXA3
ENSG00000173083.14	HPSE
ENSG00000145283.7	SLC10A6
ENSG00000172493.20	AFF1
ENSG00000235043.3	TECRP1
ENSG00000118777.10	ABCG2
ENSG00000246375.2	RP11-10L7.1
ENSG00000138642.14	HERC6
ENSG00000138646.8	HERC5
ENSG00000163106.10	HPGDS
ENSG00000070190.12	DAPP1
ENSG00000164035.9	EMCN
ENSG00000138821.12	SLC39A8
ENSG00000138795.9	LEF1
ENSG00000005059.15	CCDC109B
ENSG00000205403.12	CFI
ENSG00000145365.10	TIFA
ENSG00000150961.14	SEC24D
ENSG00000172403.10	SYNPO2
ENSG00000145390.11	USP53
ENSG00000138735.15	PDE5A
ENSG00000189184.11	PCDH18
ENSG00000085871.8	MGST2
ENSG00000151617.15	EDNRA
ENSG00000250771.2	RP11-153M7.3
ENSG00000248208.1	RP11-153M7.1
ENSG00000137462.6	TLR2
ENSG00000197410.12	DCHS2
ENSG00000145431.10	PDGFC
ENSG00000250604.1	RP11-597D13.8
ENSG00000181381.13	DDX60L
ENSG00000129116.17	PALLD
ENSG00000150630.3	VEGFC
ENSG00000186352.8	ANKRD37
ENSG00000154553.13	PDLIM3
ENSG00000164342.12	TLR3
ENSG00000113504.20	SLC12A7
ENSG00000250056.5	LINC01018
ENSG00000145569.5	FAM105A
ENSG00000183580.9	FBXL7
ENSG00000040731.10	CDH10
ENSG00000272086.1	CTD-2186M15.3
ENSG00000164318.17	EGFLAM
ENSG00000249740.2	OSMR-AS1
ENSG00000145623.12	OSMR
ENSG00000082074.15	FYB
ENSG00000171522.5	PTGER4
ENSG00000132357.13	CARD6
ENSG00000112936.18	C7
ENSG00000213949.8	ITGA1
ENSG00000164181.13	ELOVL7
ENSG00000269961.1	CTD-2033C11.1
ENSG00000069020.18	MAST4
ENSG00000134061.5	CD180
ENSG00000152939.14	MARVELD2
ENSG00000197822.10	OCLN
ENSG00000261269.1	RP11-389C8.2
ENSG00000178175.11	ZNF366
ENSG00000132837.14	DMGDH
ENSG00000132840.9	BHMT2
ENSG00000164309.14	CMYA5
ENSG00000131730.15	CKMT2
ENSG00000271862.1	RP11-343L5.2
ENSG00000271904.1	CTC-498M16.4
ENSG00000245864.2	CTC-467M3.1
ENSG00000113369.8	ARRDC3
ENSG00000249776.5	RP11-133F8.2
ENSG00000237187.8	NR2F1-AS1
ENSG00000175745.11	NR2F1
ENSG00000173221.13	GLRX
ENSG00000164308.16	ERAP2
ENSG00000272523.1	LINC01023
ENSG00000134986.13	NREP
ENSG00000171444.17	MCC
ENSG00000263432.2	RN7SL689P
ENSG00000168938.5	PPIC
ENSG00000173926.5	MARCH3
ENSG00000223548.1	AC034228.3
ENSG00000072682.18	P4HA2
ENSG00000131435.12	PDLIM4
ENSG00000125347.13	IRF1
ENSG00000198868.3	MTND4LP30
ENSG00000250167.1	CTC-321K16.1
ENSG00000120708.16	TGFBI
ENSG00000250284.1	CTB-1I21.1
ENSG00000228672.3	PROB1
ENSG00000249751.3	ECSCR
ENSG00000200051.1	SNORD45
ENSG00000170458.13	CD14
ENSG00000254245.2	PCDHGA3
ENSG00000254122.2	PCDHGB7
ENSG00000253159.2	PCDHGA12
ENSG00000120318.15	ARAP3
ENSG00000113555.5	PCDH12
ENSG00000187678.8	SPRY4
ENSG00000157510.13	AFAP1L1
ENSG00000155850.7	SLC26A2
ENSG00000182578.13	CSF1R
ENSG00000113721.13	PDGFRB
ENSG00000019582.14	CD74
ENSG00000256235.1	SMIM3
ENSG00000198624.12	CCDC69
ENSG00000135077.8	HAVCR2
ENSG00000170214.3	ADRA1B
ENSG00000233913.7	CTC-575D19.1
ENSG00000134516.15	DOCK2
ENSG00000043462.11	LCP2
ENSG00000160883.10	HK3
ENSG00000131446.16	MGAT1
ENSG00000165810.16	BTNL9
ENSG00000164379.6	FOXQ1
ENSG00000137273.3	FOXF2
ENSG00000054598.6	FOXC1
ENSG00000021355.12	SERPINB1
ENSG00000230438.6	SERPINB9P1
ENSG00000216819.1	TUBB2BP1
ENSG00000168994.13	PXDC1
ENSG00000270504.1	RP11-420L9.5
ENSG00000219607.3	PPP1R3G
ENSG00000124491.15	F13A1
ENSG00000112799.8	LY86
ENSG00000124782.19	RREB1
ENSG00000096696.13	DSP
ENSG00000111859.16	NEDD9
ENSG00000078401.6	EDN1
ENSG00000180537.12	RNF182
ENSG00000137393.9	RNF144B
ENSG00000124766.6	SOX4
ENSG00000112312.9	GMNN
ENSG00000168405.14	CMAHP
ENSG00000112343.10	TRIM38
ENSG00000274267.1	HIST1H3B
ENSG00000278463.1	HIST1H2AB
ENSG00000276410.3	HIST1H2BB
ENSG00000234816.2	U91328.2
ENSG00000278272.1	HIST1H3C
ENSG00000217275.2	RP1-34B20.4
ENSG00000274750.2	HIST1H3E
ENSG00000124575.6	HIST1H1D
ENSG00000277775.1	HIST1H3F
ENSG00000275713.2	HIST1H2BH
ENSG00000278588.1	HIST1H2BI
ENSG00000186470.13	BTN3A2
ENSG00000111801.15	BTN3A3
ENSG00000124635.8	HIST1H2BJ
ENSG00000196787.3	HIST1H2AG
ENSG00000274997.1	HIST1H2AH
ENSG00000196747.4	HIST1H2AI
ENSG00000278828.1	HIST1H3H
ENSG00000276368.1	HIST1H2AJ
ENSG00000273703.1	HIST1H2BM
ENSG00000276903.1	HIST1H2AL
ENSG00000184357.4	HIST1H1B
ENSG00000275379.1	HIST1H3I
ENSG00000197153.4	HIST1H3J
ENSG00000274641.1	HIST1H2BO
ENSG00000206341.7	HLA-H
ENSG00000228078.1	HLA-U
ENSG00000146112.11	PPP1R18
ENSG00000137404.14	NRM
ENSG00000137331.11	IER3
ENSG00000228789.6	HCG22
ENSG00000227939.1	RPL3P2
ENSG00000204520.12	MICA
ENSG00000206337.10	HCP5
ENSG00000204482.10	LST1
ENSG00000204472.12	AIF1
ENSG00000213722.8	DDAH2
ENSG00000213719.8	CLIC1
ENSG00000204389.9	HSPA1A
ENSG00000204388.6	HSPA1B
ENSG00000213654.9	GPSM3
ENSG00000204301.6	NOTCH4
ENSG00000204287.13	HLA-DRA
ENSG00000198502.5	HLA-DRB5
ENSG00000196126.10	HLA-DRB1
ENSG00000196735.11	HLA-DQA1
ENSG00000179344.16	HLA-DQB1
ENSG00000237541.3	HLA-DQA2
ENSG00000204267.13	TAP2
ENSG00000204264.8	PSMB8
ENSG00000204261.8	PSMB8-AS1
ENSG00000240065.7	PSMB9
ENSG00000168394.10	TAP1
ENSG00000242574.8	HLA-DMB
ENSG00000204257.14	HLA-DMA
ENSG00000204252.13	HLA-DOA
ENSG00000231389.7	HLA-DPA1
ENSG00000223865.10	HLA-DPB1
ENSG00000096433.10	ITPR3
ENSG00000007866.18	TEAD3
ENSG00000096060.14	FKBP5
ENSG00000265527.1	MIR5690
ENSG00000124762.13	CDKN1A
ENSG00000146192.14	FGD2
ENSG00000137193.13	PIM1
ENSG00000112139.14	MDGA1
ENSG00000161911.11	TREML1
ENSG00000095970.16	TREM2
ENSG00000112559.13	MDFI
ENSG00000112715.20	VEGFA
ENSG00000146232.15	NFKBIE
ENSG00000112782.15	CLIC5
ENSG00000069122.18	ADGRF5
ENSG00000065308.4	TRAM2
ENSG00000112210.11	RAB23
ENSG00000112309.10	B3GAT2
ENSG00000207827.1	MIR30A
ENSG00000156535.13	CD109
ENSG00000146250.6	PRSS35
ENSG00000112214.10	FHL5
ENSG00000132429.9	POPDC3
ENSG00000057657.15	PRDM1
ENSG00000225174.1	OSTM1-AS1
ENSG00000279398.1	RP3-429G5.5
ENSG00000185250.15	PPIL6
ENSG00000056972.18	TRAF3IP2
ENSG00000112769.18	LAMA4
ENSG00000227502.2	LINC01268
ENSG00000111817.16	DSE
ENSG00000164434.11	FABP7
ENSG00000146376.10	ARHGAP18
ENSG00000118523.5	CTGF
ENSG00000079931.14	MOXD1
ENSG00000112303.13	VNN2
ENSG00000118503.14	TNFAIP3
ENSG00000112378.11	PERP
ENSG00000135540.11	NHSL1
ENSG00000216802.1	RP11-390P2.2
ENSG00000225177.5	RP11-390P2.4
ENSG00000112419.14	PHACTR2
ENSG00000135604.9	STX11
ENSG00000202343.1	SNORA2
ENSG00000120278.15	PLEKHG1
ENSG00000232891.1	RP11-136K14.1
ENSG00000120279.6	MYCT1
ENSG00000164691.16	TAGAP
ENSG00000112096.16	SOD2
ENSG00000146477.5	SLC22A3
ENSG00000273100.1	RP11-302L19.3
ENSG00000261795.1	RP11-90P13.1
ENSG00000237181.1	AC147651.4
ENSG00000164849.9	GPR146
ENSG00000164850.14	GPER1
ENSG00000106003.12	LFNG
ENSG00000198286.9	CARD11
ENSG00000136244.11	IL6
ENSG00000228649.8	AC005682.5
ENSG00000221740.1	SNORD93
ENSG00000106100.10	NOD1
ENSG00000240583.10	AQP1
ENSG00000237004.3	ZNRF2P1
ENSG00000122642.10	FKBP9
ENSG00000221669.1	MIR548N
ENSG00000211692.1	TRGJP1
ENSG00000106571.12	GLI3
ENSG00000230160.1	AC004854.5
ENSG00000122679.8	RAMP3
ENSG00000146674.14	IGFBP3
ENSG00000185811.16	IKZF1
ENSG00000226278.1	PSPHP1
ENSG00000164776.9	PHKG1
ENSG00000169902.13	TPST1
ENSG00000182487.12	NCF1B
ENSG00000188763.4	FZD9
ENSG00000086730.16	LAT2
ENSG00000158517.13	NCF1
ENSG00000165178.9	NCF1C
ENSG00000106211.8	HSPB1
ENSG00000135205.14	CCDC146
ENSG00000127951.6	FGL2
ENSG00000019991.15	HGF
ENSG00000085563.14	ABCB1
ENSG00000157240.3	FZD1
ENSG00000205413.7	SAMD9
ENSG00000177409.11	SAMD9L
ENSG00000164692.17	COL1A2
ENSG00000236197.3	AC002429.5
ENSG00000005981.12	ASB4
ENSG00000004799.7	PDK4
ENSG00000130429.12	ARPC1B
ENSG00000106246.17	PTCD1
ENSG00000196411.9	EPHB4
ENSG00000087077.12	TRIP6
ENSG00000169871.12	TRIM56
ENSG00000106366.8	SERPINE1
ENSG00000128606.12	LRRC17
ENSG00000105835.11	NAMPT
ENSG00000273320.1	RP11-22N19.2
ENSG00000253276.2	CCDC71L
ENSG00000105851.10	PIK3CG
ENSG00000181016.9	LSMEM1
ENSG00000135272.9	MDFIC
ENSG00000105967.15	TFEC
ENSG00000135269.17	TES
ENSG00000105971.14	CAV2
ENSG00000105974.11	CAV1
ENSG00000106025.8	TSPAN12
ENSG00000128610.11	FEZF1
ENSG00000230316.6	FEZF1-AS1
ENSG00000135245.9	HILPDA
ENSG00000240758.2	RP11-155G14.6
ENSG00000128604.18	IRF5
ENSG00000158457.5	TSPAN33
ENSG00000128602.9	SMO
ENSG00000128567.16	PODXL
ENSG00000105939.12	ZC3HAV1
ENSG00000059377.15	TBXAS1
ENSG00000059378.12	PARP12
ENSG00000258227.6	CLEC5A
ENSG00000232533.1	AC093673.5
ENSG00000170379.19	TCAF2
ENSG00000106538.9	RARRES2
ENSG00000242258.1	LINC00996
ENSG00000171115.3	GIMAP8
ENSG00000179144.4	GIMAP7
ENSG00000133574.9	GIMAP4
ENSG00000133561.15	GIMAP6
ENSG00000213203.2	GIMAP1
ENSG00000106565.17	TMEM176B
ENSG00000002933.7	TMEM176A
ENSG00000164867.10	NOS3
ENSG00000187260.15	WDR86
ENSG00000204894.4	RP11-208G20.2
ENSG00000214106.7	PAXIP1-AS2
ENSG00000272760.1	RP11-5C23.1
ENSG00000253620.2	AC144568.4
ENSG00000272293.1	RP11-91J19.3
ENSG00000253764.1	RP11-439C15.4
ENSG00000091879.13	ANGPT2
ENSG00000173281.4	PPP1R3B
ENSG00000171056.7	SOX7
ENSG00000154319.14	FAM167A
ENSG00000038945.14	MSR1
ENSG00000078579.8	FGF20
ENSG00000003989.16	SLC7A2
ENSG00000254054.2	RP11-156K13.3
ENSG00000254040.1	RP11-421P23.2
ENSG00000104635.13	SLC39A14
ENSG00000241852.9	C8orf58
ENSG00000120889.12	TNFRSF10B
ENSG00000173535.13	TNFRSF10C
ENSG00000173530.5	TNFRSF10D
ENSG00000104689.9	TNFRSF10A
ENSG00000159167.11	STC1
ENSG00000042980.12	ADAM28
ENSG00000120907.17	ADRA1A
ENSG00000120915.13	EPHX2
ENSG00000157110.15	RBPMS
ENSG00000279041.1	CTD-2373N4.3
ENSG00000272338.2	RP11-722E23.2
ENSG00000172728.15	FUT10
ENSG00000133874.1	RNF122
ENSG00000183779.6	ZNF703
ENSG00000147475.14	ERLIN2
ENSG00000020181.17	ADGRA2
ENSG00000187840.4	EIF4EBP1
ENSG00000272159.1	RP11-350N15.6
ENSG00000077782.19	FGFR1
ENSG00000207258.1	Y_RNA
ENSG00000176907.4	C8orf4
ENSG00000253389.2	RP11-930P14.1
ENSG00000104368.17	PLAT
ENSG00000221869.4	CEBPD
ENSG00000272457.1	RP11-1070A24.2
ENSG00000164736.5	SOX17
ENSG00000226098.4	SEC11B
ENSG00000254087.7	LYN
ENSG00000198846.5	TOX
ENSG00000167912.5	RP11-25K19.1
ENSG00000178538.9	CA8
ENSG00000198363.16	ASPH
ENSG00000137561.4	TTPA
ENSG00000154589.6	LY96
ENSG00000164687.10	FABP5
ENSG00000185015.7	CA13
ENSG00000164949.7	GEM
ENSG00000175895.3	PLEKHF2
ENSG00000247081.7	BAALC-AS1
ENSG00000164930.11	FZD6
ENSG00000253676.1	TAGLN2P1
ENSG00000172164.13	SNTB1
ENSG00000173334.3	TRIB1
ENSG00000136997.15	MYC
ENSG00000155897.9	ADCY8
ENSG00000155926.13	SLA
ENSG00000276961.1	MIR7848
ENSG00000008513.14	ST3GAL1
ENSG00000253988.1	RP11-489O18.1
ENSG00000198576.3	ARC
ENSG00000104518.10	GSDMD
ENSG00000167701.13	GPT
ENSG00000231808.2	LINC01388
ENSG00000107099.15	DOCK8
ENSG00000197646.7	PDCD1LG2
ENSG00000178445.8	GLDC
ENSG00000225472.1	RP11-120J1.1
ENSG00000147872.9	PLIN2
ENSG00000177076.5	ACER2
ENSG00000260912.1	RP11-363E7.4
ENSG00000147883.10	CDKN2B
ENSG00000120156.20	TEK
ENSG00000086062.12	B4GALT1
ENSG00000231991.4	ANXA2P2
ENSG00000164972.12	C9orf24
ENSG00000172724.11	CCL19
ENSG00000137124.7	ALDH1B1
ENSG00000198416.9	ZNF658B
ENSG00000231527.5	RP11-374M1.2
ENSG00000184523.3	PTGER4P2
ENSG00000274026.1	FAM27E3
ENSG00000154330.12	PGM5
ENSG00000135063.17	FAM189A2
ENSG00000083067.22	TRPM3
ENSG00000224437.2	PIGUP1
ENSG00000135048.13	TMEM2
ENSG00000119125.16	GDA
ENSG00000156049.6	GNA14
ENSG00000165115.14	KIF27
ENSG00000213694.3	S1PR3
ENSG00000130222.10	GADD45G
ENSG00000165025.14	SYK
ENSG00000165030.3	NFIL3
ENSG00000127083.7	OMD
ENSG00000127084.17	FGD3
ENSG00000157303.10	SUSD3
ENSG00000165140.9	FBP1
ENSG00000136826.14	KLF4
ENSG00000148175.12	STOM
ENSG00000095303.14	PTGS1
ENSG00000269970.1	RP11-498E2.9
ENSG00000106689.10	LHX2
ENSG00000185585.19	OLFML2A
ENSG00000136830.11	FAM129B
ENSG00000160404.17	TOR2A
ENSG00000095370.19	SH2D3C
ENSG00000106991.13	ENG
ENSG00000222455.1	RNA5SP296
ENSG00000106992.17	AK1
ENSG00000160447.6	PKN3
ENSG00000188483.7	IER5L
ENSG00000224307.1	RP11-344B5.2
ENSG00000204054.13	LINC00963
ENSG00000227619.1	RP11-492E3.2
ENSG00000148344.10	PTGES
ENSG00000050555.17	LAMC3
ENSG00000123453.17	SARDH
ENSG00000186350.9	RXRA
ENSG00000196422.10	PPP1R26
ENSG00000169692.12	AGPAT2
ENSG00000184925.11	LCN12
ENSG00000198113.2	TOR4A
ENSG00000198435.3	NRARP
ENSG00000273001.1	RP11-118K6.3
ENSG00000067082.14	KLF6
ENSG00000187134.13	AKR1C1
ENSG00000196139.13	AKR1C3
ENSG00000134470.20	IL15RA
ENSG00000232591.1	RP5-1031D4.2
ENSG00000123243.14	ITIH5
ENSG00000271046.1	RP11-138I18.2
ENSG00000134463.14	ECHDC3
ENSG00000165626.16	BEND7
ENSG00000077943.7	ITGA8
ENSG00000165983.14	PTER
ENSG00000148488.15	ST8SIA6
ENSG00000148482.11	SLC39A12
ENSG00000204682.5	CASC10
ENSG00000224215.1	RP11-371A19.2
ENSG00000151023.16	ENKUR
ENSG00000077420.15	APBB1IP
ENSG00000197321.14	SVIL
ENSG00000107968.9	MAP3K8
ENSG00000237036.4	ZEB1-AS1
ENSG00000099250.17	NRP1
ENSG00000269952.1	RP11-324I22.3
ENSG00000177283.6	FZD8
ENSG00000229644.6	NAMPTP1
ENSG00000107562.16	CXCL12
ENSG00000165507.8	C10orf10
ENSG00000012779.10	ALOX5
ENSG00000266524.2	GDF10
ENSG00000270025.2	BMS1P7
ENSG00000278561.1	PTPN20CP
ENSG00000283652.1	WDFY4
ENSG00000228403.1	RP11-563N6.6
ENSG00000185532.15	PRKG1
ENSG00000228651.1	RP11-556E13.1
ENSG00000122870.11	BICC1
ENSG00000165449.11	SLC16A9
ENSG00000122862.4	SRGN
ENSG00000274008.1	Metazoa_SRP
ENSG00000156510.12	HKDC1
ENSG00000236154.1	RP11-343J3.2
ENSG00000280401.1	RP11-104F15.9
ENSG00000107738.19	C10orf54
ENSG00000122863.5	CHST3
ENSG00000168209.4	DDIT4
ENSG00000122884.12	P4HA1
ENSG00000122861.15	PLAU
ENSG00000148604.13	RGR
ENSG00000173269.13	MMRN2
ENSG00000272734.1	ADIRF-AS1
ENSG00000198682.12	PAPSS2
ENSG00000107796.13	ACTA2
ENSG00000026103.20	FAS
ENSG00000138135.6	CH25H
ENSG00000119917.13	IFIT3
ENSG00000280560.1	LINC01374
ENSG00000138119.16	MYOF
ENSG00000138193.15	PLCE1
ENSG00000107438.8	PDLIM1
ENSG00000138185.17	ENTPD1
ENSG00000188649.12	CC2D2B
ENSG00000229417.1	NPM1P25
ENSG00000155629.14	PIK3AP1
ENSG00000274056.1	MIR6507
ENSG00000236818.1	ARL5AP2
ENSG00000227695.5	DNMBP-AS1
ENSG00000077150.18	NFKB2
ENSG00000138172.10	CALHM2
ENSG00000148841.15	ITPRIP
ENSG00000197142.10	ACSL5
ENSG00000148737.16	TCF7L2
ENSG00000165806.19	CASP7
ENSG00000165816.12	VWA2
ENSG00000169129.14	AFAP1L2
ENSG00000148704.12	VAX1
ENSG00000170370.11	EMX2
ENSG00000238276.5	RP11-245J24.1
ENSG00000148908.14	RGS10
ENSG00000151929.9	BAG3
ENSG00000203805.10	PLPP4
ENSG00000175029.16	CTBP2
ENSG00000197177.15	ADGRA1
ENSG00000265395.1	MIR3944
ENSG00000203772.7	SPRN
ENSG00000185201.16	IFITM2
ENSG00000185885.15	IFITM1
ENSG00000142089.15	IFITM3
ENSG00000247095.2	MIR210HG
ENSG00000185507.19	IRF7
ENSG00000177106.14	EPS8L2
ENSG00000214063.10	TSPAN4
ENSG00000130592.14	LSP1
ENSG00000229671.1	LINC01150
ENSG00000167244.18	IGF2
ENSG00000053918.15	KCNQ1
ENSG00000132109.9	TRIM21
ENSG00000132256.18	TRIM5
ENSG00000132274.15	TRIM22
ENSG00000170955.9	PRKCDBP
ENSG00000166341.7	DCHS1
ENSG00000130413.15	STK33
ENSG00000166444.18	ST5
ENSG00000166483.10	WEE1
ENSG00000133789.14	SWAP70
ENSG00000201564.1	RN7SKP50
ENSG00000148926.9	ADM
ENSG00000133800.8	LYVE1
ENSG00000197702.11	PARVA
ENSG00000189431.7	RASSF10
ENSG00000110693.16	SOX6
ENSG00000212789.4	ST13P5
ENSG00000176971.3	FIBIN
ENSG00000129151.8	BBOX1
ENSG00000007372.20	PAX6
ENSG00000255542.1	RP4-683L5.1
ENSG00000179431.6	FJX1
ENSG00000187479.5	C11orf96
ENSG00000175274.18	TP53I11
ENSG00000255498.1	RP11-618K13.2
ENSG00000110492.15	MDK
ENSG00000066336.11	SPI1
ENSG00000134802.17	SLC43A3
ENSG00000149131.15	SERPING1
ENSG00000197629.5	MPEG1
ENSG00000110077.14	MS4A6A
ENSG00000110079.16	MS4A4A
ENSG00000166927.12	MS4A7
ENSG00000183134.4	PTGDR2
ENSG00000221968.8	FADS3
ENSG00000149489.8	ROM1
ENSG00000214756.7	METTL12
ENSG00000133321.10	RARRES3
ENSG00000168005.8	C11orf84
ENSG00000149781.12	FERMT3
ENSG00000173457.10	PPP1R14B
ENSG00000149782.11	PLCB3
ENSG00000068976.13	PYGM
ENSG00000168062.9	BATF2
ENSG00000245532.6	NEAT1
ENSG00000172638.12	EFEMP2
ENSG00000174807.3	CD248
ENSG00000174576.8	NPAS4
ENSG00000167799.9	NUDT8
ENSG00000162337.11	LRP5
ENSG00000255980.1	AP000439.1
ENSG00000184154.13	LRTOMT
ENSG00000165457.13	FOLR2
ENSG00000165458.13	INPPL1
ENSG00000175591.11	P2RY2
ENSG00000260401.1	RP11-800A3.4
ENSG00000171631.14	P2RY6
ENSG00000149257.13	SERPINH1
ENSG00000137507.11	LRRC32
ENSG00000182704.7	TSKU
ENSG00000182103.4	FAM181B
ENSG00000150687.11	PRSS23
ENSG00000255471.1	RP11-736K20.5
ENSG00000280339.1	RP11-736K20.4
ENSG00000174804.3	FZD4
ENSG00000109861.15	CTSC
ENSG00000184384.13	MAML2
ENSG00000165895.17	ARHGAP42
ENSG00000170647.3	TMEM133
ENSG00000137693.13	YAP1
ENSG00000023445.13	BIRC3
ENSG00000196954.13	CASP4
ENSG00000137752.22	CASP1
ENSG00000204397.7	CARD16
ENSG00000178202.12	KDELC2
ENSG00000196167.9	COLCA1
ENSG00000214290.7	COLCA2
ENSG00000170276.5	HSPB2
ENSG00000150782.11	IL18
ENSG00000109906.13	ZBTB16
ENSG00000166741.7	NNMT
ENSG00000280143.1	AP000892.6
ENSG00000149573.8	MPZL2
ENSG00000149564.11	ESAM
ENSG00000154133.14	ROBO4
ENSG00000134955.11	SLC37A2
ENSG00000134954.14	ETS1
ENSG00000151702.16	FLI1
ENSG00000120457.11	KCNJ5
ENSG00000111181.12	SLC6A12
ENSG00000010379.15	SLC6A13
ENSG00000197905.8	TEAD4
ENSG00000250899.3	RP11-253E3.3
ENSG00000110799.13	VWF
ENSG00000067182.7	TNFRSF1A
ENSG00000111321.10	LTBR
ENSG00000269968.1	RP5-940J5.9
ENSG00000184574.9	LPAR5
ENSG00000010610.9	CD4
ENSG00000240370.6	U47924.6
ENSG00000010626.14	LRRC23
ENSG00000111679.16	PTPN6
ENSG00000182326.14	C1S
ENSG00000159403.15	C1R
ENSG00000139178.10	C1RL
ENSG00000177575.12	CD163
ENSG00000171860.4	C3AR1
ENSG00000166535.19	A2ML1
ENSG00000110852.4	CLEC2B
ENSG00000197992.6	CLEC9A
ENSG00000150048.10	CLEC1A
ENSG00000172243.17	CLEC7A
ENSG00000173391.8	OLR1
ENSG00000060138.12	YBX3
ENSG00000198134.3	RP11-267J23.4
ENSG00000178878.12	APOLD1
ENSG00000134531.9	EMP1
ENSG00000111341.9	MGP
ENSG00000111348.8	ARHGDIB
ENSG00000008394.12	MGST1
ENSG00000172572.6	PDE3A
ENSG00000121361.3	KCNJ8
ENSG00000069431.11	ABCC9
ENSG00000134532.15	SOX5
ENSG00000255864.5	RP11-444D3.1
ENSG00000118308.15	LRMP
ENSG00000256185.1	RP11-612B6.2
ENSG00000275278.1	RP11-946L16.2
ENSG00000233381.3	AK4P3
ENSG00000188375.4	H3F3C
ENSG00000257718.1	RP11-396F22.1
ENSG00000257237.1	RP11-554L12.2
ENSG00000177119.15	ANO6
ENSG00000247774.6	PCED1B-AS1
ENSG00000111405.8	ENDOU
ENSG00000280054.1	RP1-197B17.7
ENSG00000258017.1	RP11-386G11.10
ENSG00000167553.14	TUBA1C
ENSG00000110934.10	BIN2
ENSG00000139567.12	ACVRL1
ENSG00000123358.19	NR4A1
ENSG00000172819.16	RARG
ENSG00000185591.9	SP1
ENSG00000250742.2	RP11-834C11.4
ENSG00000161638.10	ITGA5
ENSG00000123338.12	NCKAP1L
ENSG00000170439.6	METTL7B
ENSG00000135424.15	ITGA7
ENSG00000258056.2	RP11-644F5.11
ENSG00000123374.10	CDK2
ENSG00000237493.3	RP11-603J24.7
ENSG00000076067.11	RBMS2
ENSG00000182199.10	SHMT2
ENSG00000185633.10	NDUFA4L2
ENSG00000174099.10	MSRB3
ENSG00000090376.9	IRAK3
ENSG00000090382.6	LYZ
ENSG00000127329.15	PTPRB
ENSG00000277247.1	RP11-785D18.3
ENSG00000173451.6	THAP2
ENSG00000257497.2	RP11-585P4.5
ENSG00000177425.10	PAWR
ENSG00000111058.7	ACSS3
ENSG00000182050.13	MGAT4C
ENSG00000011465.16	DCN
ENSG00000277851.1	RP11-756G20.1
ENSG00000120833.13	SOCS2
ENSG00000111145.7	ELK3
ENSG00000196091.13	MYBPC1
ENSG00000136048.13	DRAM1
ENSG00000139352.3	ASCL1
ENSG00000257773.1	ST13P3
ENSG00000136026.13	CKAP4
ENSG00000111783.12	RFX4
ENSG00000257398.6	RP11-554D14.6
ENSG00000174600.13	CMKLR1
ENSG00000183160.8	TMEM119
ENSG00000110876.9	SELPLG
ENSG00000122986.13	HVCN1
ENSG00000198324.13	FAM109A
ENSG00000111331.12	OAS3
ENSG00000111335.12	OAS2
ENSG00000139410.14	SDSL
ENSG00000135111.15	TBX3
ENSG00000089159.16	PXN
ENSG00000135097.6	MSI1
ENSG00000239881.1	RPS27P25
ENSG00000135114.12	OASL
ENSG00000276045.2	ORAI1
ENSG00000139725.7	RHOF
ENSG00000150977.10	RILPL2
ENSG00000181234.9	TMEM132C
ENSG00000111452.12	ADGRD1
ENSG00000150457.8	LATS2
ENSG00000127863.15	TNFRSF19
ENSG00000180389.6	ATP5EP2
ENSG00000102755.10	FLT1
ENSG00000139514.12	SLC7A1
ENSG00000132965.9	ALOX5AP
ENSG00000223685.5	LINC00571
ENSG00000150893.10	FREM2
ENSG00000120690.14	ELF1
ENSG00000133106.14	EPSTI1
ENSG00000136167.13	LCP1
ENSG00000136161.12	RCBTB2
ENSG00000274929.1	RP11-165D7.5
ENSG00000152207.7	CYSLTR2
ENSG00000232150.3	ST13P4
ENSG00000237152.3	DLEU7-AS1
ENSG00000136114.15	THSD1
ENSG00000234377.7	RNF219-AS1
ENSG00000271386.1	SRGNP1
ENSG00000229865.1	RPL31P54
ENSG00000214182.5	PTMAP5
ENSG00000183098.10	GPC6
ENSG00000274168.1	RN7SL585P
ENSG00000125285.5	SOX21
ENSG00000227640.2	SOX21-AS1
ENSG00000134873.9	CLDN10
ENSG00000102524.11	TNFSF13B
ENSG00000275830.1	RP11-403A3.3
ENSG00000276269.1	RP11-403A3.2
ENSG00000187498.14	COL4A1
ENSG00000134871.17	COL4A2
ENSG00000275611.1	RP11-291I6.2
ENSG00000139832.4	RAB20
ENSG00000198805.11	PNP
ENSG00000169413.2	RNASE6
ENSG00000169385.2	RNASE2
ENSG00000165801.9	ARHGEF40
ENSG00000100439.10	ABHD4
ENSG00000155465.18	SLC7A7
ENSG00000157227.12	MMP14
ENSG00000197324.8	LRP10
ENSG00000139880.19	CDH24
ENSG00000100889.11	PCK2
ENSG00000100926.14	TM9SF1
ENSG00000129467.13	ADCY4
ENSG00000100968.13	NFATC4
ENSG00000205978.5	NYNRIN
ENSG00000258548.5	LINC00645
ENSG00000129493.14	HEATR5A
ENSG00000258655.2	ARHGAP5-AS1
ENSG00000201654.1	RNU6-7
ENSG00000198604.10	BAZ1A
ENSG00000100906.10	NFKBIA
ENSG00000139874.5	SSTR1
ENSG00000176435.6	CLEC14A
ENSG00000100504.16	PYGL
ENSG00000139926.15	FRMD6
ENSG00000020577.13	SAMD4A
ENSG00000131981.15	LGALS3
ENSG00000165617.14	DACT1
ENSG00000100592.15	DAAM1
ENSG00000258926.1	RP11-47I22.1
ENSG00000258667.1	HIF1A-AS2
ENSG00000126785.12	RHOJ
ENSG00000274015.1	CTD-2302E22.6
ENSG00000054654.15	SYNE2
ENSG00000258520.1	RP11-363J20.2
ENSG00000100767.15	PAPLN
ENSG00000184227.7	ACOT1
ENSG00000119630.13	PGF
ENSG00000140044.12	JDP2
ENSG00000119686.9	FLVCR2
ENSG00000211448.11	DIO2
ENSG00000270343.1	UNGP3
ENSG00000185070.10	FLRT2
ENSG00000140030.5	GPR65
ENSG00000070778.12	PTPN21
ENSG00000152315.4	KCNK13
ENSG00000140067.6	FAM181A
ENSG00000165949.12	IFI27
ENSG00000197249.13	SERPINA1
ENSG00000188488.13	SERPINA5
ENSG00000196136.16	SERPINA3
ENSG00000197406.7	DIO3
ENSG00000156381.8	ANKRD9
ENSG00000131323.14	TRAF3
ENSG00000166428.12	PLD4
ENSG00000170779.10	CDCA4
ENSG00000258732.1	RP11-603B24.1
ENSG00000270246.3	RP11-701H24.8
ENSG00000201679.1	SNORD115-15
ENSG00000206190.11	ATP10A
ENSG00000274307.1	RP11-345J18.2
ENSG00000259647.1	RP11-143J24.1
ENSG00000137801.10	THBS1
ENSG00000104081.13	BMF
ENSG00000169105.7	CHST14
ENSG00000128917.6	DLL4
ENSG00000103966.10	EHD4
ENSG00000092531.9	SNAP23
ENSG00000137767.13	SQRDL
ENSG00000104043.14	ATP8B4
ENSG00000069974.15	RAB27A
ENSG00000069869.15	NEDD4
ENSG00000103569.9	AQP9
ENSG00000182718.16	ANXA2
ENSG00000205502.3	C2CD4B
ENSG00000241839.9	PLEKHO2
ENSG00000103710.10	RASL12
ENSG00000137834.14	SMAD6
ENSG00000137819.13	PAQR5
ENSG00000140332.15	TLE3
ENSG00000187720.14	THSD4
ENSG00000140464.19	PML
ENSG00000129009.12	ISLR
ENSG00000167173.18	C15orf39
ENSG00000173548.8	SNX33
ENSG00000136425.12	CIB2
ENSG00000140379.7	BCL2A1
ENSG00000103876.11	FAH
ENSG00000259417.2	LINC01314
ENSG00000103942.12	HOMER2
ENSG00000181026.14	AEN
ENSG00000172183.14	ISG20
ENSG00000140511.11	HAPLN3
ENSG00000140545.14	MFGE8
ENSG00000140522.11	RLBP1
ENSG00000140519.12	RHCG
ENSG00000166813.14	KIF7
ENSG00000166819.11	PLIN1
ENSG00000166825.13	ANPEP
ENSG00000259685.2	CTD-2315E11.1
ENSG00000185033.14	SEMA4B
ENSG00000182511.11	FES
ENSG00000182175.13	RGMA
ENSG00000185551.13	NR2F2
ENSG00000140470.13	ADAMTS17
ENSG00000131873.5	CHSY1
ENSG00000007384.15	RHBDF1
ENSG00000102854.15	MSLN
ENSG00000007516.13	BAIAP3
ENSG00000131634.13	TMEM204
ENSG00000261399.1	LA16c-329F2.1
ENSG00000260293.2	RP11-715J22.6
ENSG00000006327.13	TNFRSF12A
ENSG00000008517.16	IL32
ENSG00000126603.8	GLIS2
ENSG00000168140.4	VASN
ENSG00000153446.15	C16orf89
ENSG00000213853.9	EMP2
ENSG00000179583.18	CIITA
ENSG00000133392.17	MYH11
ENSG00000103489.11	XYLT1
ENSG00000205730.6	ITPRIPL2
ENSG00000103528.16	SYT17
ENSG00000140749.8	IGSF6
ENSG00000077238.13	IL4R
ENSG00000188322.4	SBK1
ENSG00000184730.10	APOBR
ENSG00000176046.8	NUPR1
ENSG00000197471.11	SPN
ENSG00000005844.17	ITGAL
ENSG00000206755.1	SNORA30
ENSG00000150281.6	CTF1
ENSG00000175938.6	ORAI3
ENSG00000099377.13	HSD3B7
ENSG00000103490.13	PYCARD
ENSG00000169896.16	ITGAM
ENSG00000176723.9	ZNF843
ENSG00000102935.11	ZNF423
ENSG00000087253.12	LPCAT2
ENSG00000125148.6	MT2A
ENSG00000260549.1	MT1L
ENSG00000205364.3	MT1M
ENSG00000205362.11	MT1A
ENSG00000205361.8	MT1DP
ENSG00000198417.6	MT1F
ENSG00000125144.13	MT1G
ENSG00000187193.8	MT1X
ENSG00000140853.15	NLRC5
ENSG00000102996.4	MMP15
ENSG00000103021.9	CCDC113
ENSG00000179776.17	CDH5
ENSG00000140931.19	CMTM3
ENSG00000166592.11	RRAD
ENSG00000067955.13	CBFB
ENSG00000237172.3	B3GNT9
ENSG00000205220.11	PSMB10
ENSG00000124067.16	SLC12A4
ENSG00000261701.6	HPR
ENSG00000196436.8	NPIPB15
ENSG00000168404.12	MLKL
ENSG00000260228.5	RP11-483P21.2
ENSG00000140961.12	OSGIN1
ENSG00000260018.1	RP11-505K9.1
ENSG00000103187.7	COTL1
ENSG00000103196.11	CRISPLD2
ENSG00000140968.10	IRF8
ENSG00000268388.5	FENDRR
ENSG00000103241.6	FOXF1
ENSG00000278598.1	MIR6775
ENSG00000225614.2	ZNF469
ENSG00000167695.14	FAM57A
ENSG00000167693.16	NXN
ENSG00000197879.14	MYO1C
ENSG00000167703.14	SLC43A2
ENSG00000074660.15	SCARF1
ENSG00000185561.9	TLCD2
ENSG00000186594.13	MIR22HG
ENSG00000132386.10	SERPINF1
ENSG00000177374.12	HIC1
ENSG00000182557.7	SPNS3
ENSG00000161921.14	CXCL16
ENSG00000182853.11	VMO1
ENSG00000129219.13	PLD2
ENSG00000161929.14	SCIMP
ENSG00000141485.16	SLC13A5
ENSG00000132530.16	XAF1
ENSG00000267532.4	MIR497HG
ENSG00000161940.10	BCL6B
ENSG00000174326.11	SLC16A11
ENSG00000181856.14	SLC2A4
ENSG00000213859.4	KCTD11
ENSG00000239697.10	TNFSF12
ENSG00000161955.16	TNFSF13
ENSG00000129194.7	SOX15
ENSG00000141510.16	TP53
ENSG00000167874.6	TMEM88
ENSG00000178977.3	LINC00324
ENSG00000198844.10	ARHGEF15
ENSG00000141506.13	PIK3R5
ENSG00000065320.8	NTN1
ENSG00000188803.14	SHISA6
ENSG00000265110.1	MIR4731
ENSG00000179277.9	MEIS3P1
ENSG00000276855.1	CTD-3157E16.2
ENSG00000170425.3	ADORA2B
ENSG00000187688.14	TRPV2
ENSG00000181350.11	LRRC75A
ENSG00000108551.4	RASD1
ENSG00000154016.13	GRAP
ENSG00000166482.11	MFAP4
ENSG00000034152.18	MAP2K3
ENSG00000168961.16	LGALS9
ENSG00000109113.18	RAB34
ENSG00000160606.10	TLCD1
ENSG00000167536.13	DHRS13
ENSG00000179761.11	PIPOX
ENSG00000168792.4	ABHD15
ENSG00000167543.15	TP53I13
ENSG00000265798.6	RP11-271K11.5
ENSG00000185862.6	EVI2B
ENSG00000108691.9	CCL2
ENSG00000181291.6	TMEM132E
ENSG00000172716.16	SLFN11
ENSG00000267102.1	RP11-686D22.7
ENSG00000271447.5	MMP28
ENSG00000141736.13	ERBB2
ENSG00000108342.12	CSF3
ENSG00000141753.6	IGFBP4
ENSG00000171345.13	KRT19
ENSG00000173805.15	HAP1
ENSG00000239542.3	RN7SL399P
ENSG00000141756.18	FKBP10
ENSG00000126561.16	STAT5A
ENSG00000168610.14	STAT3
ENSG00000068137.14	PLEKHH3
ENSG00000275273.1	MIR6780A
ENSG00000214578.5	HMGN2P15
ENSG00000131477.10	RAMP2
ENSG00000068079.7	IFI35
ENSG00000278048.1	U2
ENSG00000161653.10	NAGS
ENSG00000180340.6	FZD2
ENSG00000182963.9	GJC1
ENSG00000161714.11	PLCD3
ENSG00000214401.4	KANSL1-AS1
ENSG00000259207.7	ITGB3
ENSG00000005243.9	COPZ2
ENSG00000136436.14	CALCOCO2
ENSG00000167083.6	GNGT2
ENSG00000108798.8	ABI3
ENSG00000064300.8	NGFR
ENSG00000167107.12	ACSF2
ENSG00000262902.1	MTCO1P40
ENSG00000167434.9	CA4
ENSG00000121068.13	TBX2
ENSG00000011028.13	MRC2
ENSG00000108622.10	ICAM2
ENSG00000178607.15	ERN1
ENSG00000261371.5	PECAM1
ENSG00000239823.2	Y_RNA
ENSG00000271605.5	MILR1
ENSG00000168646.12	AXIN2
ENSG00000274712.1	RP11-147L13.15
ENSG00000267653.1	RP1-193H18.3
ENSG00000204347.3	BTBD17
ENSG00000170412.16	GPRC5C
ENSG00000167851.13	CD300A
ENSG00000167850.3	CD300C
ENSG00000186074.18	CD300LF
ENSG00000161509.13	GRIN2C
ENSG00000161513.11	FDXR
ENSG00000132470.13	ITGB4
ENSG00000267128.1	RP11-449J21.5
ENSG00000176170.13	SPHK1
ENSG00000129667.12	RHBDF2
ENSG00000070526.14	ST6GALNAC1
ENSG00000184640.17	SEPT9
ENSG00000167895.14	TMC8
ENSG00000184557.4	SOCS3
ENSG00000173918.14	C1QTNF1
ENSG00000141526.15	SLC16A3
ENSG00000141574.7	SECTM1
ENSG00000176845.12	METRNL
ENSG00000274370.1	AC144831.3
ENSG00000158270.11	COLEC12
ENSG00000132205.10	EMILIN2
ENSG00000154856.12	APCDD1
ENSG00000141401.11	IMPA2
ENSG00000176014.12	TUBB6
ENSG00000158201.9	ABHD3
ENSG00000154065.16	ANKRD29
ENSG00000198795.10	ZNF521
ENSG00000134755.14	DSC2
ENSG00000141441.15	GAREM1
ENSG00000134775.15	FHOD3
ENSG00000141469.16	SLC14A1
ENSG00000152229.18	PSTPIP2
ENSG00000267541.1	MTCO2P2
ENSG00000166510.13	CCDC68
ENSG00000266946.1	MRPL37P1
ENSG00000141682.11	PMAIP1
ENSG00000171791.12	BCL2
ENSG00000278607.1	RP11-405M12.3
ENSG00000265717.1	RP11-94B19.7
ENSG00000263146.2	RP11-849I19.1
ENSG00000256463.8	SALL3
ENSG00000183186.7	C2CD4C
ENSG00000070404.9	FSTL3
ENSG00000064666.14	CNN2
ENSG00000180448.10	ARHGAP45
ENSG00000064932.15	SBNO2
ENSG00000167470.12	MIDN
ENSG00000099860.8	GADD45B
ENSG00000060558.3	GNA15
ENSG00000105246.5	EBI3
ENSG00000167664.8	TMIGD2
ENSG00000167676.4	PLIN4
ENSG00000214456.8	PLIN5
ENSG00000185361.8	TNFAIP8L1
ENSG00000205784.2	ARRDC5
ENSG00000087903.12	RFX2
ENSG00000125657.4	TNFSF9
ENSG00000125730.16	C3
ENSG00000125733.17	TRIP10
ENSG00000267939.1	CTD-2325M2.1
ENSG00000186994.11	KANK3
ENSG00000167772.11	ANGPTL4
ENSG00000142347.16	MYO1F
ENSG00000267534.2	S1PR2
ENSG00000090339.8	ICAM1
ENSG00000274425.1	AC114271.2
ENSG00000076662.9	ICAM3
ENSG00000214212.8	C19orf38
ENSG00000130164.12	LDLR
ENSG00000197256.10	KANK2
ENSG00000130158.13	DOCK6
ENSG00000198003.11	CCDC151
ENSG00000214189.8	ZNF788
ENSG00000198342.9	ZNF442
ENSG00000105612.8	DNASE2
ENSG00000104903.4	LYL1
ENSG00000160888.6	IER2
ENSG00000132003.9	ZSWIM4
ENSG00000267519.4	MIR24-2
ENSG00000104998.3	IL27RA
ENSG00000132002.7	DNAJB1
ENSG00000187912.11	CLEC17A
ENSG00000105137.12	SYDE1
ENSG00000074181.8	NOTCH3
ENSG00000105122.12	RASAL3
ENSG00000267056.2	AC005336.4
ENSG00000171903.16	CYP4F11
ENSG00000127528.5	KLF2
ENSG00000188039.13	NWD1
ENSG00000130307.11	USHBP1
ENSG00000130300.8	PLVAP
ENSG00000105639.18	JAK3
ENSG00000130517.13	PGPEP1
ENSG00000175489.9	LRRC25
ENSG00000223802.7	CERS1
ENSG00000197360.9	ZNF98
ENSG00000268830.1	BNIP3P32
ENSG00000268717.1	BNIP3P33
ENSG00000270317.1	AC004004.2
ENSG00000268038.1	AC011516.2
ENSG00000267014.5	LINC01532
ENSG00000166289.5	PLEKHF1
ENSG00000131941.7	RHPN2
ENSG00000130876.11	SLC7A10
ENSG00000267714.1	CTD-2540B15.6
ENSG00000153885.14	KCTD15
ENSG00000089356.17	FXYD3
ENSG00000153902.13	LGI4
ENSG00000266964.5	FXYD1
ENSG00000089327.14	FXYD5
ENSG00000105699.16	LSR
ENSG00000105697.7	HAMP
ENSG00000126246.9	IGFLR1
ENSG00000126264.9	HCST
ENSG00000011600.11	TYROBP
ENSG00000128016.5	ZFP36
ENSG00000090924.14	PLEKHG2
ENSG00000275395.4	FCGBP
ENSG00000105227.14	PRX
ENSG00000197019.4	SERTAD1
ENSG00000167565.12	SERTAD3
ENSG00000086544.2	ITPKC
ENSG00000105329.9	TGFB1
ENSG00000267107.6	PCAT19
ENSG00000270164.1	LINC01480
ENSG00000268027.5	AC006129.2
ENSG00000007129.17	CEACAM21
ENSG00000011422.11	PLAUR
ENSG00000069399.13	BCL3
ENSG00000187244.10	BCAM
ENSG00000130202.9	NECTIN2
ENSG00000104856.13	RELB
ENSG00000125753.13	VASP
ENSG00000177464.4	GPR4
ENSG00000169515.5	CCDC8
ENSG00000105287.12	PRKD2
ENSG00000105281.12	SLC1A5
ENSG00000257704.3	INAFM1
ENSG00000197405.7	C5AR1
ENSG00000024422.11	EHD2
ENSG00000268001.1	CARD8-AS1
ENSG00000142227.10	EMP3
ENSG00000182324.6	KCNJ14
ENSG00000105538.9	RASIP1
ENSG00000105559.11	PLEKHA4
ENSG00000130528.11	HRC
ENSG00000130529.15	TRPM4
ENSG00000104894.11	CD37
ENSG00000074219.13	TEAD2
ENSG00000104870.12	FCGRT
ENSG00000126458.3	RRAS
ENSG00000131401.11	NAPSB
ENSG00000105472.12	CLEC11A
ENSG00000129450.8	SIGLEC9
ENSG00000168995.13	SIGLEC7
ENSG00000105383.14	CD33
ENSG00000142512.14	SIGLEC10
ENSG00000105366.15	SIGLEC8
ENSG00000273837.1	LLNLR-470E3.1
ENSG00000254415.3	SIGLEC14
ENSG00000171051.8	FPR1
ENSG00000187474.4	FPR3
ENSG00000170909.13	OSCAR
ENSG00000204577.11	LILRB3
ENSG00000131042.14	LILRB2
ENSG00000239961.2	LILRA4
ENSG00000167613.15	LAIR1
ENSG00000275183.1	LENG9
ENSG00000167617.2	CDC42EP5
ENSG00000239998.5	LILRA2
ENSG00000104974.10	LILRA1
ENSG00000104972.15	LILRB1
ENSG00000186818.12	LILRB4
ENSG00000218891.4	ZNF579
ENSG00000101255.10	TRIB3
ENSG00000125878.6	TCF15
ENSG00000101276.14	SLC52A3
ENSG00000196209.12	SIRPB2
ENSG00000223750.1	SIRPB3P
ENSG00000234282.1	RP4-673D20.4
ENSG00000271461.1	RP4-673D20.6
ENSG00000088836.12	SLC4A11
ENSG00000088827.12	SIGLEC1
ENSG00000132622.10	HSPA12B
ENSG00000226608.3	FTLP3
ENSG00000088826.17	SMOX
ENSG00000125845.6	BMP2
ENSG00000101384.11	JAG1
ENSG00000225419.1	RPL21P3
ENSG00000178726.6	THBD
ENSG00000125810.9	CD93
ENSG00000132661.3	NXT1
ENSG00000270001.1	RP11-218C14.8
ENSG00000077984.5	CST7
ENSG00000204556.4	CTD-2514C3.1
ENSG00000282995.1	FRG1EP
ENSG00000125968.8	ID1
ENSG00000179772.7	FOXS1
ENSG00000101336.12	HCK
ENSG00000101000.5	PROCR
ENSG00000229230.3	MT1P3
ENSG00000101335.9	MYL9
ENSG00000118707.9	TGIF2
ENSG00000101347.8	SAMHD1
ENSG00000198959.11	TGM2
ENSG00000204103.3	MAFB
ENSG00000132793.11	LPIN3
ENSG00000183798.4	EMILIN3
ENSG00000124107.5	SLPI
ENSG00000275894.1	RP3-453C12.14
ENSG00000271984.1	RP3-337O18.9
ENSG00000101017.13	CD40
ENSG00000197496.5	SLC2A10
ENSG00000064655.18	EYA2
ENSG00000124216.3	SNAI1
ENSG00000172216.5	CEBPB
ENSG00000101134.11	DOK5
ENSG00000185834.10	RPL12P4
ENSG00000101144.12	BMP7
ENSG00000132819.16	RBM38
ENSG00000124253.10	PCK1
ENSG00000124205.15	EDN3
ENSG00000132825.6	PPP1R3D
ENSG00000101187.15	SLCO4A1
ENSG00000130589.16	HELZ2
ENSG00000130584.10	ZBTB46
ENSG00000203883.6	SOX18
ENSG00000171700.13	RGS19
ENSG00000275993.2	CH507-42P11.8
ENSG00000188681.11	TEKT4P2
ENSG00000155307.17	SAMSN1
ENSG00000232884.7	AF127936.3
ENSG00000166265.11	CYYR1
ENSG00000154734.14	ADAMTS1
ENSG00000170262.12	MRAP
ENSG00000243927.5	MRPS6
ENSG00000198743.6	SLC5A3
ENSG00000159216.18	RUNX1
ENSG00000157554.18	ERG
ENSG00000157557.11	ETS2
ENSG00000182240.15	BACE2
ENSG00000183486.12	MX2
ENSG00000157601.13	MX1
ENSG00000160183.13	TMPRSS3
ENSG00000237604.1	AP001056.1
ENSG00000160255.17	ITGB2
ENSG00000227039.6	ITGB2-AS1
ENSG00000173638.18	SLC19A1
ENSG00000142156.14	COL6A1
ENSG00000142173.14	COL6A2
ENSG00000241717.1	VWFP1
ENSG00000184979.9	USP18
ENSG00000184113.9	CLDN5
ENSG00000100228.12	RAB36
ENSG00000133433.10	GSTT2B
ENSG00000099998.17	GGT5
ENSG00000128294.15	TPST2
ENSG00000100122.5	CRYBB1
ENSG00000186998.15	EMID1
ENSG00000239282.7	GATSL3
ENSG00000099992.15	TBC1D10A
ENSG00000100003.17	SEC14L2
ENSG00000214491.8	SEC14L6
ENSG00000185339.8	TCN2
ENSG00000183963.18	SMTN
ENSG00000273387.1	RP3-412A9.16
ENSG00000182541.17	LIMK2
ENSG00000100191.5	SLC5A4
ENSG00000234626.1	RP1-149A16.12
ENSG00000100292.16	HMOX1
ENSG00000221963.5	APOL6
ENSG00000128284.19	APOL3
ENSG00000100336.17	APOL4
ENSG00000128335.13	APOL2
ENSG00000100342.20	APOL1
ENSG00000100350.14	FOXRED2
ENSG00000100365.14	NCF4
ENSG00000100368.13	CSF2RB
ENSG00000128340.14	RAC2
ENSG00000100055.20	CYTH4
ENSG00000100060.17	MFNG
ENSG00000100065.14	CARD10
ENSG00000100106.19	TRIOBP
ENSG00000185022.11	MAFF
ENSG00000244509.3	APOBEC3C
ENSG00000159958.5	TNFRSF13C
ENSG00000177096.8	FAM109B
ENSG00000235568.6	NFAM1
ENSG00000128274.15	A4GALT
ENSG00000138964.16	PARVG
ENSG00000186654.20	PRR5
ENSG00000077942.18	FBLN1
ENSG00000186951.16	PPARA
ENSG00000075234.16	TTC38
ENSG00000277232.2	GTSE1-AS1
ENSG00000188130.13	MAPK12
ENSG00000196576.14	PLXNB2
ENSG00000025708.13	TYMP
ENSG00000157399.14	ARSE
ENSG00000062096.14	ARSF
ENSG00000183943.5	PRKX
ENSG00000047644.18	WWC3
ENSG00000101871.14	MID1
ENSG00000196664.4	TLR7
ENSG00000101916.11	TLR8
ENSG00000188158.14	NHS
ENSG00000120280.5	CXorf21
ENSG00000165168.7	CYBB
ENSG00000156313.12	RPGR
ENSG00000171659.13	GPR34
ENSG00000183690.12	EFHC2
ENSG00000147113.16	CXorf36
ENSG00000147119.3	CHST7
ENSG00000206685.1	RNU6-1189P
ENSG00000102265.11	TIMP1
ENSG00000017483.14	SLC38A5
ENSG00000015285.10	WAS
ENSG00000102057.9	KCND1
ENSG00000102007.10	PLP2
ENSG00000012211.12	PRICKLE3
ENSG00000274536.5	MIR223
ENSG00000155659.14	VSIG4
ENSG00000260118.1	RP6-201G10.2
ENSG00000130052.13	STARD8
ENSG00000090776.5	EFNB1
ENSG00000229807.10	XIST
ENSG00000223259.1	RNA5SP508
ENSG00000173198.5	CYSLTR1
ENSG00000198157.10	HMGN5
ENSG00000229132.2	EIF4A1P10
ENSG00000234322.1	ST13P18
ENSG00000165194.15	PCDH19
ENSG00000102359.5	SRPX2
ENSG00000102362.15	SYTL4
ENSG00000010671.15	BTK
ENSG00000157514.16	TSC22D3
ENSG00000101888.11	NXT2
ENSG00000176076.7	KCNE5
ENSG00000122122.9	SASH3
ENSG00000102034.16	ELF4
ENSG00000147255.18	IGSF1
ENSG00000076716.8	GPC4
ENSG00000223749.8	MIR503HG
ENSG00000184785.5	SMIM10
ENSG00000231686.1	RP1-203P18.1
ENSG00000182492.15	BGN
ENSG00000101986.11	ABCD1
ENSG00000235802.1	HCFC1-AS1
ENSG00000280195.1	XX-FW83563B9.5
ENSG00000002586.18_PAR_Y	CD99
ENSG00000210191.1	MT-TL2
