## Supplementary material for "Genetic and environmental regulation of caudate nucleus transcriptome: insight into schizophrenia risk and the dopamine system": Data S6: module6_genes.csv

gene_id	gene_name
chr11:113412884-113415420(-)
ENSG00000228794.8	LINC01128
ENSG00000268575.1	RP1-283E3.8
ENSG00000272420.1	RP4-740C4.7
ENSG00000158292.6	GPR153
ENSG00000162426.14	SLC45A1
ENSG00000241563.3	CORT
ENSG00000120937.8	NPPB
ENSG00000120949.14	TNFRSF8
ENSG00000179546.4	HTR1D
ENSG00000224183.1	SDHDP6
ENSG00000158008.9	EXTL1
ENSG00000116329.10	OPRD1
ENSG00000253304.1	TMEM200B
ENSG00000229044.1	RP11-266K22.2
ENSG00000121904.17	CSMD2
ENSG00000116883.8	RP11-268J15.5
ENSG00000185668.7	POU3F1
ENSG00000116990.10	MYCL
ENSG00000260920.2	RP1-228H13.5
ENSG00000177181.14	RIMKLA
ENSG00000162456.9	KNCN
ENSG00000186377.7	CYP4X1
ENSG00000186160.4	CYP4Z1
ENSG00000186094.16	AGBL4
ENSG00000085831.15	TTC39A
ENSG00000169213.6	RAB3B
ENSG00000006555.10	TTC22
ENSG00000162398.11	LEXM
ENSG00000162409.10	PRKAA2
ENSG00000134709.10	HOOK1
ENSG00000264470.1	MIR4794
ENSG00000162595.5	DIRAS3
ENSG00000261213.1	RP11-510C10.4
ENSG00000224127.1	RP11-510C10.2
ENSG00000162624.14	LHX8
ENSG00000224149.1	RP11-510C10.3
ENSG00000117069.14	ST6GALNAC5
ENSG00000230498.1	RP4-564M11.2
ENSG00000162614.18	NEXN
ENSG00000097046.12	CDC7
ENSG00000172031.6	EPHX4
ENSG00000273487.1	RP4-621B10.8
ENSG00000174842.16	GLMN
ENSG00000260464.1	RP4-561L24.3
ENSG00000172339.9	ALG14
ENSG00000117598.11	PLPPR5
ENSG00000228084.1	RP5-884G6.2
ENSG00000122477.12	LRRC39
ENSG00000118733.16	OLFM3
ENSG00000134215.15	VAV3
ENSG00000238118.1	SLC25A24P2
ENSG00000162636.15	FAM102B
ENSG00000156097.12	GPR61
ENSG00000259834.1	RP11-284N8.3
ENSG00000177272.8	KCNA3
ENSG00000227811.2	FAM212B-AS1
ENSG00000064703.11	DDX20
ENSG00000231437.3	RP11-88H9.2
ENSG00000134245.17	WNT2B
ENSG00000134207.14	SYT6
ENSG00000175984.14	DENND2C
ENSG00000134198.9	TSPAN2
ENSG00000143061.17	IGSF3
ENSG00000232780.2	GAPDHP74
ENSG00000260941.1	LINC00622
ENSG00000143067.4	ZNF697
ENSG00000226067.6	LINC00623
ENSG00000227082.1	CH17-437K3.1
ENSG00000233396.7	RP11-458D21.1
ENSG00000277406.1	CH17-385C13.2
ENSG00000203819.6	HIST2H2BC
ENSG00000261168.1	RP11-68I18.10
ENSG00000143367.15	TUFT1
ENSG00000178796.12	RIIAD1
ENSG00000269621.1	RP11-98D18.15
ENSG00000268288.1	RP11-98D18.16
ENSG00000143590.13	EFNA3
ENSG00000163462.17	TRIM46
ENSG00000143630.9	HCN3
ENSG00000143320.8	CRABP2
ENSG00000198400.11	NTRK1
ENSG00000224261.2	RPSAP18
ENSG00000171786.5	NHLH1
ENSG00000143257.11	NR1I3
ENSG00000188859.6	FAM78B
ENSG00000229588.1	RP11-479J7.2
ENSG00000213062.4	RP1-206D15.6
ENSG00000224687.1	RASAL2-AS1
ENSG00000162782.15	TDRD5
ENSG00000252977.1	RNA5SP70
ENSG00000272880.1	RP11-33M22.2
ENSG00000058085.14	LAMC2
ENSG00000272579.1	RP11-101E13.5
ENSG00000213047.11	DENND1B
ENSG00000174567.7	GOLT1A
ENSG00000174529.7	TMEM81
ENSG00000162873.14	KLHDC8A
ENSG00000263528.7	IKBKE
ENSG00000266094.7	RASSF5
ENSG00000259815.1	RP11-565N2.2
ENSG00000143469.17	SYT14
ENSG00000082497.11	SERTAD4
ENSG00000234233.1	KCNH1-IT1
ENSG00000082512.14	TRAF5
ENSG00000123685.8	BATF3
ENSG00000143786.7	CNIH3
ENSG00000212916.4	MAP10
ENSG00000143674.10	RP5-862P8.2
ENSG00000273416.1	RP4-597N16.4
ENSG00000133019.11	CHRM3
ENSG00000180875.4	GREM2
ENSG00000225554.1	RP11-527D7.1
ENSG00000054277.13	OPN3
ENSG00000224525.2	RP11-561I11.3
ENSG00000226828.1	RP11-278H7.1
ENSG00000277462.1	ZNF670
ENSG00000189181.4	OR14I1
ENSG00000259823.5	LYPD8
ENSG00000189292.15	FAM150B
ENSG00000225964.5	NRIR
ENSG00000271952.1	RP11-245G13.2
ENSG00000145063.14	AC062028.1
ENSG00000270100.1	RP11-130L8.1
ENSG00000223634.1	AC012506.3
ENSG00000119771.14	KLHL29
ENSG00000272056.1	RP11-503P10.1
ENSG00000163803.12	PLB1
ENSG00000172954.13	LCLAT1
ENSG00000115828.15	QPCT
ENSG00000163171.7	CDC42EP3
ENSG00000231312.6	AC007246.3
ENSG00000171126.7	KCNG3
ENSG00000259439.2	RP11-89K21.1
ENSG00000225156.2	AC012354.6
ENSG00000260977.1	RP11-333I13.1
ENSG00000119888.10	EPCAM
ENSG00000272663.1	RP11-191L17.1
ENSG00000227799.1	AC012358.4
ENSG00000233723.7	LINC01122
ENSG00000186889.9	TMEM17
ENSG00000228079.2	AC012368.1
ENSG00000283204.1	MIR4434
ENSG00000135625.7	EGR4
ENSG00000135622.12	SEMA4F
ENSG00000115353.10	TACR1
ENSG00000153563.15	CD8A
ENSG00000222041.10	LINC00152
ENSG00000234231.3	AC093616.4
ENSG00000273305.1	RP11-440D17.4
ENSG00000158050.4	DUSP2
ENSG00000234988.1	AC068538.4
ENSG00000115616.2	SLC9A2
ENSG00000224509.2	AC010884.1
ENSG00000135973.2	GPR45
ENSG00000115641.18	FHL2
ENSG00000115665.8	SLC5A7
ENSG00000175772.10	LINC01106
ENSG00000244063.1	AC024704.2
ENSG00000238207.1	AC009312.1
ENSG00000260163.1	RP11-521O16.2
ENSG00000229203.1	AC103564.7
ENSG00000236485.1	RP1-156L9.1
ENSG00000226886.1	AC093787.1
ENSG00000144227.4	NXPH2
ENSG00000183091.19	NEB
ENSG00000182389.19	CACNB4
ENSG00000153237.17	CCDC148
ENSG00000153250.18	RBMS1
ENSG00000226121.2	AC009487.6
ENSG00000184611.11	KCNH7
ENSG00000232411.1	AC009495.3
ENSG00000169432.14	SCN9A
ENSG00000239474.6	KLHL41
ENSG00000230104.1	AC018712.2
ENSG00000228016.1	RAPGEF4-AS1
ENSG00000217236.1	SP9
ENSG00000224577.1	LINC01117
ENSG00000279205.1	RP11-632P5.1
ENSG00000162999.12	DUSP19
ENSG00000170396.7	ZNF804A
ENSG00000144366.15	GULP1
ENSG00000273240.1	RP11-455J20.3
ENSG00000138378.17	STAT4
ENSG00000271852.1	SNORD11B
ENSG00000183671.12	GPR1
ENSG00000235118.7	AC010731.4
ENSG00000229352.1	AC007563.3
ENSG00000233143.1	DIRC3-AS1
ENSG00000261338.2	RP11-378A13.1
ENSG00000273466.1	RP11-548H3.1
ENSG00000228135.1	LINC01494
ENSG00000267919.1	RP11-256I23.3
ENSG00000267034.1	RP11-384O8.1
ENSG00000261428.2	RP11-16P6.1
ENSG00000152056.16	AP1S3
ENSG00000228206.2	AC016717.1
ENSG00000273301.1	RP11-314B1.2
ENSG00000236432.7	AC097662.2
ENSG00000153820.12	SPHKAP
ENSG00000199400.1	RNY4P19
ENSG00000283164.1	RP11-499P1.2
ENSG00000261096.1	RP11-690I21.2
ENSG00000171551.11	ECEL1
ENSG00000216921.7	AC131097.4
ENSG00000144619.14	CNTN4
ENSG00000271870.1	RP11-97C16.1
ENSG00000231249.1	ITPR1-AS1
ENSG00000196277.15	GRM7
ENSG00000144550.12	CPNE9
ENSG00000163701.18	IL17RE
ENSG00000231177.4	LINC00852
ENSG00000225526.4	MKRN2OS
ENSG00000272263.1	RP11-767C1.2
ENSG00000151789.10	ZNF385D
ENSG00000163491.16	NEK10
ENSG00000213846.5	AC098614.2
ENSG00000144645.13	OSBPL10
ENSG00000206557.5	TRIM71
ENSG00000153558.13	FBXL2
ENSG00000279727.1	RP11-640L9.1
ENSG00000281100.1	RP11-640L9.2
ENSG00000114812.12	VIPR1
ENSG00000227398.3	KIF9-AS1
ENSG00000183763.8	TRAIP
ENSG00000186792.16	HYAL3
ENSG00000280422.1	RP11-155D18.13
ENSG00000242428.5	C3orf67-AS1
ENSG00000163376.11	KBTBD8
ENSG00000242120.3	RP11-231I13.2
ENSG00000277855.1	RP11-154H23.4
ENSG00000113805.8	CNTN3
ENSG00000206538.8	VGLL3
ENSG00000181458.10	TMEM45A
ENSG00000273125.1	RP11-115H18.1
ENSG00000163507.13	KIAA1524
ENSG00000240891.7	PLCXD2
ENSG00000184307.13	ZDHHC23
ENSG00000151577.12	DRD3
ENSG00000114638.7	UPK1B
ENSG00000221955.10	SLC12A8
ENSG00000250934.1	RP11-71E19.1
ENSG00000196353.11	CPNE4
ENSG00000240086.5	RP11-657O9.1
ENSG00000158220.13	ESYT3
ENSG00000188582.8	PAQR9
ENSG00000241679.2	RP11-80H8.4
ENSG00000224831.3	RP11-651P23.4
ENSG00000214237.9	RP11-166N6.1
ENSG00000279305.1	RP11-316N24.2
ENSG00000241770.1	RP11-555M1.3
ENSG00000196542.8	SPTSSB
ENSG00000244128.5	LINC01322
ENSG00000163577.7	EIF5A2
ENSG00000270321.1	RP11-2L8.2
ENSG00000145075.11	CCDC39
ENSG00000206932.1	RNU6-4P
ENSG00000223812.5	RP11-197K6.1
ENSG00000127252.5	HRASLS
ENSG00000229334.1	AC046143.3
ENSG00000201441.1	RNU6-646P
ENSG00000233487.6	RPSAP69
ENSG00000235126.1	AC128709.3
ENSG00000237167.1	AC128709.2
ENSG00000272989.1	RP13-616I3.1
ENSG00000226435.10	ANKRD18DP
ENSG00000251188.1	RP11-478C6.6
ENSG00000251689.1	RP11-478C6.5
ENSG00000186777.11	ZNF732
ENSG00000178222.12	RNF212
ENSG00000188981.10	MSANTD1
ENSG00000270090.5	RP11-529E10.7
ENSG00000280310.1	RP11-326I19.2
ENSG00000249896.2	RP11-586D19.1
ENSG00000173013.5	CCDC96
ENSG00000250471.2	GMPSP1
ENSG00000169676.5	DRD5
ENSG00000153012.11	LGI2
ENSG00000273369.1	RP11-700J17.1
ENSG00000163293.11	NIPAL1
ENSG00000145248.6	SLC10A4
ENSG00000272576.1	RP11-365H22.2
ENSG00000248866.1	USP46-AS1
ENSG00000248184.1	RP11-231C18.1
ENSG00000157404.15	KIT
ENSG00000196503.2	ARL9
ENSG00000145242.13	EPHA5
ENSG00000178522.14	AMBN
ENSG00000156140.9	ADAMTS3
ENSG00000138759.17	FRAS1
ENSG00000273389.1	RP13-514E23.2
ENSG00000249755.2	RP11-466G12.2
ENSG00000184305.14	CCSER1
ENSG00000279013.1	RP11-254A24.2
ENSG00000249599.1	BMPR1B-AS1
ENSG00000272777.1	RP11-571L19.8
ENSG00000248676.1	RP11-766F14.1
ENSG00000248713.1	RP11-766F14.2
ENSG00000249710.1	RP11-588P8.1
ENSG00000245384.1	AC004053.1
ENSG00000168743.12	NPNT
ENSG00000249465.1	RBMXP4
ENSG00000247950.6	SEC24B-AS1
ENSG00000236922.9	LINC01378
ENSG00000164109.13	MAD2L1
ENSG00000138741.10	TRPC3
ENSG00000224786.1	CETN4P
ENSG00000181004.9	BBS12
ENSG00000151014.5	NOCT
ENSG00000153132.12	CLGN
ENSG00000071205.11	ARHGAP10
ENSG00000121210.15	KIAA0922
ENSG00000145428.14	RNF175
ENSG00000171509.15	RXFP1
ENSG00000164129.11	NPY5R
ENSG00000038295.7	TLL1
ENSG00000174473.15	GALNTL6
ENSG00000145451.12	GLRA3
ENSG00000248197.1	LINC00290
ENSG00000249460.1	RP11-665C14.2
ENSG00000168491.9	CCDC110
ENSG00000215218.3	UBE2QL1
ENSG00000249734.1	RP11-332J15.1
ENSG00000247516.5	MIR4458HG
ENSG00000272324.5	CTD-2154B17.4
ENSG00000145526.11	CDH18
ENSG00000154162.14	CDH12
ENSG00000113100.9	CDH9
ENSG00000279923.1	CTD-2008E3.1
ENSG00000113494.16	PRLR
ENSG00000270558.1	CTD-2124B8.2
ENSG00000251189.1	CTD-2196P11.2
ENSG00000212296.1	SNORD72
ENSG00000182836.9	PLCXD3
ENSG00000172244.8	C5orf34
ENSG00000249203.1	RP11-473L15.3
ENSG00000259663.2	CTD-2314G24.2
ENSG00000016082.14	ISL1
ENSG00000248898.1	CTD-2288O8.1
ENSG00000272123.1	CTD-2366F13.2
ENSG00000248727.5	CTC-236F12.4
ENSG00000202601.4	MIR582
ENSG00000199279.1	RNU6-661P
ENSG00000217416.4	ISCA1P1
ENSG00000248285.1	RP11-158J3.2
ENSG00000272370.1	RP11-307L14.1
ENSG00000276309.1	RN7SKP251
ENSG00000134057.14	CCNB1
ENSG00000172062.16	SMN1
ENSG00000248673.1	LINC01331
ENSG00000176928.5	GCNT4
ENSG00000250889.2	LINC01336
ENSG00000133302.12	SLF1
ENSG00000175426.10	PCSK1
ENSG00000175749.11	EIF3KP1
ENSG00000184349.12	EFNA5
ENSG00000251293.1	CTC-552D5.1
ENSG00000184838.14	PRR16
ENSG00000113368.11	LMNB1
ENSG00000205279.8	CTXN3
ENSG00000249421.1	ADAMTS19-AS1
ENSG00000251680.5	CTC-575N7.1
ENSG00000198108.3	CHSY3
ENSG00000250244.5	CTB-49A3.4
ENSG00000164616.15	FBXL21
ENSG00000271824.1	AC009014.3
ENSG00000246323.2	RP11-325L7.1
ENSG00000250260.1	RP11-325L7.2
ENSG00000112981.4	NME5
ENSG00000243232.4	PCDHAC2
ENSG00000112852.6	PCDHB2
ENSG00000113205.5	PCDHB3
ENSG00000204956.5	PCDHGA1
ENSG00000199047.3	MIR378A
ENSG00000164591.13	MYOZ3
ENSG00000086570.12	FAT2
ENSG00000272112.1	CTB-113P19.5
ENSG00000172568.4	FNDC9
ENSG00000155858.5	LSM11
ENSG00000164330.16	EBF1
ENSG00000253693.1	CTC-535M15.2
ENSG00000184347.14	SLIT3
ENSG00000204754.3	CTC-281M20.1
ENSG00000250820.1	RP11-91H12.4
ENSG00000051596.9	THOC3
ENSG00000248469.1	RP11-826N14.2
ENSG00000251623.1	RP11-826N14.4
ENSG00000170085.17	SIMC1
ENSG00000196923.13	PDLIM7
ENSG00000145911.5	N4BP3
ENSG00000253520.1	RP11-798K23.5
ENSG00000112699.10	GMDS
ENSG00000230269.6	RP1-40E16.9
ENSG00000124787.13	RPP40
ENSG00000233064.2	RP3-380B8.4
ENSG00000277411.1	5S_rRNA
ENSG00000229931.1	RP1-151F17.1
ENSG00000272341.1	RP1-151F17.2
ENSG00000231662.1	RP11-686D16.1
ENSG00000112242.14	E2F3
ENSG00000231754.2	RP11-204E9.1
ENSG00000251830.1	SNORD46
ENSG00000112293.14	GPLD1
ENSG00000272462.2	U91328.19
ENSG00000124610.4	HIST1H1A
ENSG00000124508.16	BTN2A2
ENSG00000276180.1	HIST1H4I
ENSG00000185130.5	HIST1H2BL
ENSG00000273712.1	RP5-874C20.7
ENSG00000232040.2	ZBED9
ENSG00000235238.1	SUMO2P1
ENSG00000214922.9	HLA-F-AS1
ENSG00000176998.4	HCG4
ENSG00000233265.1	MICF
ENSG00000272501.1	XXbac-BPG299F13.17
ENSG00000204428.12	LY6G5C
ENSG00000235663.1	SAPCD1-AS1
ENSG00000224557.7	HLA-DPB2
ENSG00000230313.1	HCG24
ENSG00000197753.8	LHFPL5
ENSG00000112053.13	SLC26A8
ENSG00000156711.16	MAPK13
ENSG00000112164.5	GLP1R
ENSG00000048545.13	GUCA1A
ENSG00000171462.14	DLK2
ENSG00000231769.2	RP1-8B1.4
ENSG00000236466.1	RP11-795J1.1
ENSG00000146070.16	PLA2G7
ENSG00000244694.7	PTCHD4
ENSG00000112232.8	KHDRBS2
ENSG00000082293.12	COL19A1
ENSG00000271967.1	RP11-134K13.4
ENSG00000256980.4	KHDC1L
ENSG00000135314.12	KHDC1
ENSG00000234882.1	EIF3EP1
ENSG00000112706.11	IMPG1
ENSG00000203877.8	RIPPLY2
ENSG00000135324.5	MRAP2
ENSG00000168830.7	HTR1E
ENSG00000154548.8	SRSF12
ENSG00000146267.11	FAXC
ENSG00000152034.10	MCHR2
ENSG00000203809.6	LIN28B-AS1
ENSG00000200799.1	RNU6-770P
ENSG00000232311.1	RP1-249I4.2
ENSG00000112394.16	SLC16A10
ENSG00000188820.12	FAM26F
ENSG00000228704.1	RP11-138M12.1
ENSG00000255330.9	RP3-403A15.5
ENSG00000234567.1	RP1-283K11.2
ENSG00000227954.6	TARID
ENSG00000118513.18	MYB
ENSG00000182747.4	SLC35D3
ENSG00000224460.1	RP11-439L18.2
ENSG00000152822.13	GRM1
ENSG00000203727.3	SAMD5
ENSG00000198729.4	PPP1R14C
ENSG00000091844.7	RGS17
ENSG00000112038.17	OPRM1
ENSG00000146426.17	TIAM2
ENSG00000271265.1	RP11-230C9.4
ENSG00000146453.12	PNLDC1
ENSG00000226445.1	XXyac-YX65C7_A.2
ENSG00000231690.2	LINC00574
ENSG00000228010.5	AC073343.13
ENSG00000122584.12	NXPH1
ENSG00000146530.11	VWDE
ENSG00000006747.14	SCIN
ENSG00000272361.2	GS1-166A23.2
ENSG00000173452.13	TMEM196
ENSG00000226816.2	AC005082.12
ENSG00000196335.12	STK31
ENSG00000214870.8	AC004540.5
ENSG00000280255.1	RP5-1007F24.1
ENSG00000234336.6	JAZF1-AS1
ENSG00000212024.2	MIR550A3
ENSG00000227014.5	AC007285.6
ENSG00000226468.2	AC018641.7
ENSG00000272905.1	RP11-265E18.1
ENSG00000164542.12	KIAA0895
ENSG00000078053.16	AMPH
ENSG00000122641.10	INHBA
ENSG00000224116.6	INHBA-AS1
ENSG00000279853.1	RP5-844F9.1
ENSG00000224223.1	VSTM2A-OT1
ENSG00000226581.1	RP11-340I6.8
ENSG00000227986.1	TRIM60P18
ENSG00000164669.12	INTS4P1
ENSG00000235421.1	RP11-667F9.1
ENSG00000233423.1	RP4-736H5.3
ENSG00000123965.13	PMS2P5
ENSG00000075213.10	SEMA3A
ENSG00000006634.7	DBF4
ENSG00000235436.10	DPY19L2P4
ENSG00000235450.1	RP11-142A5.1
ENSG00000237819.5	AC002454.1
ENSG00000231764.8	DLX6-AS1
ENSG00000006377.10	DLX6
ENSG00000105880.4	DLX5
ENSG00000128564.6	VGF
ENSG00000160963.13	COL26A1
ENSG00000170629.14	DPY19L2P2
ENSG00000189056.13	RELN
ENSG00000280439.1	RP4-568B10.1
ENSG00000172209.5	GPR22
ENSG00000128573.23	FOXP2
ENSG00000231295.1	RP4-797C5.2
ENSG00000227869.1	RP11-807H17.1
ENSG00000179603.17	GRM8
ENSG00000272899.3	RP11-309L24.4
ENSG00000240204.2	SMKR1
ENSG00000273297.1	RP11-38M8.1
ENSG00000181072.11	CHRM2
ENSG00000146858.7	ZC3HAV1L
ENSG00000236279.6	CLEC2L
ENSG00000272619.1	RP11-563K23.1
ENSG00000240449.1	RP4-584D14.5
ENSG00000239911.2	PRKAG2-AS1
ENSG00000261455.1	LINC01003
ENSG00000220575.7	HTR5A-AS1
ENSG00000157219.3	HTR5A
ENSG00000233191.1	AC006372.6
ENSG00000198010.12	DLGAP2
ENSG00000282375.1	RP11-43A14.2
ENSG00000036448.9	MYOM2
ENSG00000271743.1	CTD-2541M15.3
ENSG00000227203.3	SUB1P1
ENSG00000254507.2	RP11-481A20.10
ENSG00000250305.8	KIAA1456
ENSG00000164743.4	C8orf48
ENSG00000185053.13	SGCZ
ENSG00000104213.12	PDGFRL
ENSG00000245281.6	CTD-2547L16.1
ENSG00000253535.5	RP11-624C23.1
ENSG00000272157.1	CTD-2168K21.2
ENSG00000147437.9	GNRH1
ENSG00000214050.7	FBXO16
ENSG00000272375.1	RP11-51J9.6
ENSG00000253457.2	SMIM18
ENSG00000133863.6	TEX15
ENSG00000254049.1	NRG1-IT3
ENSG00000156687.10	UNC5D
ENSG00000147465.11	STAR
ENSG00000272479.1	RP11-301G7.1
ENSG00000255366.1	RP11-1134I14.8
ENSG00000082556.10	OPRK1
ENSG00000206579.8	XKR4
ENSG00000254254.5	RP11-17A4.2
ENSG00000177182.10	CLVS1
ENSG00000137563.11	GGH
ENSG00000261542.1	RP11-16E18.3
ENSG00000253762.1	RP11-579E24.2
ENSG00000254377.5	MIR124-2HG
ENSG00000182674.5	KCNB2
ENSG00000253659.1	RP11-1114I9.1
ENSG00000272138.1	LINC01607
ENSG00000251867.3	RP11-48B3.5
ENSG00000253598.1	SLC10A5
ENSG00000254231.1	CTD-2284J15.1
ENSG00000079102.16	RUNX1T1
ENSG00000253854.1	RP11-10N23.2
ENSG00000177459.10	ERICH5
ENSG00000104361.9	NIPAL2
ENSG00000156486.7	KCNS2
ENSG00000272321.1	KB-1517D11.4
ENSG00000271882.1	KB-1410C5.5
ENSG00000253633.1	KB-1980E6.3
ENSG00000271830.1	RP11-1C8.7
ENSG00000253477.5	RP11-1C8.4
ENSG00000147647.12	DPYS
ENSG00000279138.1	KB-1742H10.3
ENSG00000164794.8	KCNV1
ENSG00000253122.1	RP11-238I10.1
ENSG00000164796.17	CSMD3
ENSG00000205002.3	AARD
ENSG00000136999.4	NOV
ENSG00000253868.3	FER1L6-AS2
ENSG00000282164.2	PEG13
ENSG00000247317.3	RP11-273G15.2
ENSG00000236404.8	VLDLR-AS1
ENSG00000120217.13	CD274
ENSG00000214110.3	LDHAP4
ENSG00000155158.20	TTC39B
ENSG00000232158.1	C11orf98P1
ENSG00000261402.1	RP11-378I6.1
ENSG00000107105.14	ELAVL2
ENSG00000174482.10	LINGO2
ENSG00000010438.16	PRSS3
ENSG00000187186.14	RP11-195F19.5
ENSG00000147912.12	FBXO10
ENSG00000175768.12	TOMM5
ENSG00000070601.9	FRMPD1
ENSG00000137142.4	IGFBPL1
ENSG00000106714.17	CNTNAP3
ENSG00000279456.1	RP11-87H9.5
ENSG00000215126.10	CBWD7
ENSG00000279561.2	RP11-4L24.4
ENSG00000275649.1	RP11-286O1.1
ENSG00000276591.1	GXYLT1P5
ENSG00000276128.1	RP11-459O16.8
ENSG00000231995.2	RP11-111F5.2
ENSG00000227449.8	RP11-111F5.5
ENSG00000234665.8	RP11-262H14.3
ENSG00000227582.2	ADGRF5P1
ENSG00000219693.3	RP11-262H14.11
ENSG00000204790.9	BX255923.2
ENSG00000204778.4	RP11-15J10.1
ENSG00000147996.16	CBWD5
ENSG00000275026.1	GXYLT1P4
ENSG00000107242.17	PIP5K1B
ENSG00000187210.12	GCNT1
ENSG00000188312.13	CENPP
ENSG00000204352.2	C9orf129
ENSG00000232063.1	RP11-307E17.8
ENSG00000165244.6	ZNF367
ENSG00000203279.3	RP11-498P14.5
ENSG00000106789.12	CORO2A
ENSG00000136928.6	GABBR2
ENSG00000165028.11	NIPSNAP3B
ENSG00000095203.14	EPB41L4B
ENSG00000200106.1	RNU6-984P
ENSG00000106853.17	PTGR1
ENSG00000259953.1	RP11-4O1.2
ENSG00000136883.12	KIF12
ENSG00000106852.15	LHX6
ENSG00000233901.5	LINC01503
ENSG00000126882.12	FAM78A
ENSG00000196990.8	FAM163B
ENSG00000261671.1	RP11-573G6.6
ENSG00000229932.3	YWHAZP3
ENSG00000120549.17	KIAA1217
ENSG00000233642.1	GPR158-AS1
ENSG00000095777.14	MYO3A
ENSG00000150054.18	MPP7
ENSG00000215146.4	RP11-313J2.1
ENSG00000231187.2	RP11-38L15.3
ENSG00000070748.17	CHAT
ENSG00000187714.6	SLC18A3
ENSG00000204147.9	ASAH2B
ENSG00000122877.14	EGR2
ENSG00000228566.1	RP11-170M17.1
ENSG00000213025.2	COX20P1
ENSG00000237149.5	ZNF503-AS2
ENSG00000234743.1	EIF5AP4
ENSG00000223820.5	CFL1P1
ENSG00000180139.11	ACTA2-AS1
ENSG00000152782.16	PANK1
ENSG00000234043.3	RP11-56M3.1
ENSG00000165338.16	HECTD2
ENSG00000138160.5	KIF11
ENSG00000138115.13	CYP2C8
ENSG00000234026.1	RP11-310E22.4
ENSG00000095587.8	TLL2
ENSG00000165887.11	ANKRD2
ENSG00000095713.13	CRTAC1
ENSG00000186862.17	PDZD7
ENSG00000273108.1	RP11-416N2.4
ENSG00000065618.17	COL17A1
ENSG00000228261.1	RP11-127L20.3
ENSG00000231233.1	CFAP58-AS1
ENSG00000223302.1	Y_RNA
ENSG00000203867.7	RBM20
ENSG00000277879.1	RP11-129M16.4
ENSG00000138162.18	TACC2
ENSG00000255624.2	RP11-564D11.3
ENSG00000148848.14	ADAM12
ENSG00000188916.8	FAM196A
ENSG00000214026.10	MRPL23
ENSG00000180176.14	TH
ENSG00000267940.1	RP11-290F24.6
ENSG00000110148.9	CCKBR
ENSG00000254838.5	GVINP1
ENSG00000254921.1	RP11-236J17.6
ENSG00000253973.2	RP11-467K18.2
ENSG00000246273.6	SBF2-AS1
ENSG00000246308.1	RP11-685M7.3
ENSG00000133816.13	MICAL2
ENSG00000254418.1	RP11-21L19.1
ENSG00000152270.8	PDE3B
ENSG00000260196.1	RP1-239B22.5
ENSG00000270607.1	RP11-359E10.1
ENSG00000165973.18	NELL1
ENSG00000109881.16	CCDC34
ENSG00000254530.1	RP11-460B17.3
ENSG00000255227.1	RP11-460B17.2
ENSG00000066382.16	MPPED2
ENSG00000184937.12	WT1
ENSG00000279675.1	RP11-454H19.2
ENSG00000019505.7	SYT13
ENSG00000254639.1	CTD-2589M5.5
ENSG00000123447.6	TYRL
ENSG00000205035.8	RP11-707M1.1
ENSG00000255931.1	RP11-286N22.10
ENSG00000256280.1	RP11-466C23.5
ENSG00000173825.6	TIGD3
ENSG00000174791.10	RIN1
ENSG00000173715.15	C11orf80
ENSG00000255319.5	ENPP7P8
ENSG00000248671.7	ALG1L9P
ENSG00000165434.7	PGM2L1
ENSG00000261594.3	TPBGL
ENSG00000062282.14	DGAT2
ENSG00000179240.9	RP11-111M22.2
ENSG00000272301.1	RP11-111M22.4
ENSG00000246174.7	KCTD21-AS1
ENSG00000278989.1	RP11-762L8.6
ENSG00000255429.1	RP11-643G5.6
ENSG00000134640.2	MTNR1B
ENSG00000123901.8	GPR83
ENSG00000149972.10	CNTN5
ENSG00000170962.12	PDGFD
ENSG00000261098.1	RP11-819C21.1
ENSG00000166736.11	HTR3A
ENSG00000110324.10	IL10RA
ENSG00000160588.9	MPZL3
ENSG00000172350.9	ABCG4
ENSG00000199217.1	RNU6-1123P
ENSG00000109927.9	TECTA
ENSG00000154127.9	UBASH3B
ENSG00000109944.10	C11orf63
ENSG00000254944.1	ATP5F1P5
ENSG00000222297.1	RNU6-1156P
ENSG00000198331.10	HYLS1
ENSG00000255062.1	RP11-712L6.5
ENSG00000255087.2	RP11-168K9.2
ENSG00000174370.9	C11orf45
ENSG00000134917.9	ADAMTS8
ENSG00000237612.1	AP002856.7
ENSG00000279090.1	RP11-684N3.1
ENSG00000204241.7	RP11-713P17.3
ENSG00000254481.1	PTP4A2P2
ENSG00000166105.15	GLB1L3
ENSG00000111186.12	WNT5B
ENSG00000011105.11	TSPAN9
ENSG00000250770.3	RP5-1063M23.3
ENSG00000111218.11	PRMT8
ENSG00000110811.19	P3H3
ENSG00000255829.1	RP11-20D14.3
ENSG00000180574.3	EIF2S3L
ENSG00000060140.8	STYK1
ENSG00000247157.6	LINC01252
ENSG00000275963.1	RP11-180M15.6
ENSG00000183150.7	GPR19
ENSG00000183935.5	HTR7P1
ENSG00000121316.10	PLBD1
ENSG00000256211.1	RP11-1018J11.1
ENSG00000274987.1	RP11-295I5.3
ENSG00000257258.1	RP11-946L16.1
ENSG00000275476.1	RP11-996F15.4
ENSG00000257176.2	RP11-996F15.2
ENSG00000235884.3	LINC00941
ENSG00000139146.13	FAM60A
ENSG00000057294.14	PKP2
ENSG00000110975.8	SYT10
ENSG00000273853.1	RP11-438D14.3
ENSG00000225342.2	AC079630.4
ENSG00000274682.1	RP11-385G16.1
ENSG00000139174.10	PRICKLE1
ENSG00000257657.2	RP11-352M15.1
ENSG00000177875.4	CCDC184
ENSG00000239617.1	RP11-302B13.1
ENSG00000257913.2	RP11-386G11.5
ENSG00000123352.17	SPATS2
ENSG00000258057.5	BCDIN3D-AS1
ENSG00000206992.1	RNU6-574P
ENSG00000065357.19	DGKA
ENSG00000166863.11	TAC3
ENSG00000257159.1	RP11-58A17.3
ENSG00000118596.11	SLC16A7
ENSG00000177990.11	DPY19L2
ENSG00000196935.8	SRGAP1
ENSG00000255693.1	RP11-766N7.3
ENSG00000155974.11	GRIP1
ENSG00000153233.12	PTPRR
ENSG00000072657.8	TRHDE
ENSG00000166006.12	KCNC2
ENSG00000111052.7	LIN7A
ENSG00000049130.13	KITLG
ENSG00000271614.1	LINC00936
ENSG00000136040.8	PLXNC1
ENSG00000227825.4	SLC9A7P1
ENSG00000279148.1	RP11-135F9.4
ENSG00000179520.10	SLC17A8
ENSG00000222255.1	RNU6-101P
ENSG00000111696.11	NT5DC3
ENSG00000120820.12	GLT8D2
ENSG00000257545.4	RP11-144F15.1
ENSG00000151136.14	BTBD11
ENSG00000257452.1	RP1-71H24.1
ENSG00000199899.2	Y_RNA
ENSG00000257231.1	DYNLL1P4
ENSG00000277873.1	RP11-33N14.3
ENSG00000275759.1	RP11-131L12.3
ENSG00000275409.1	RP11-131L12.4
ENSG00000255618.1	RP11-357K6.1
ENSG00000139767.8	SRRM4
ENSG00000135127.11	BICDL1
ENSG00000176383.8	B3GNT4
ENSG00000178882.14	FAM101A
ENSG00000060709.14	RIMBP2
ENSG00000256725.1	RP11-662M24.2
ENSG00000177192.13	PUS1
ENSG00000250790.4	RP11-46H11.3
ENSG00000279951.1	RP11-264J4.8
ENSG00000102678.6	FGF9
ENSG00000262619.1	LINC00621
ENSG00000180730.4	SHISA2
ENSG00000230641.1	USP12-AS2
ENSG00000279499.1	RP11-490N5.3
ENSG00000237879.1	LINC00398
ENSG00000133116.7	KL
ENSG00000133101.9	CCNA1
ENSG00000133107.14	TRPC4
ENSG00000214455.4	RCN1P2
ENSG00000215475.4	SIAH3
ENSG00000278462.1	RP11-165D6.1
ENSG00000102468.10	HTR2A
ENSG00000227848.1	SUCLA2-AS1
ENSG00000186047.9	DLEU7
ENSG00000278238.1	RP11-245D16.4
ENSG00000136110.12	LECT1
ENSG00000150361.11	KLHL1
ENSG00000184564.8	SLITRK6
ENSG00000165300.7	SLITRK5
ENSG00000283487.1	MIR4501
ENSG00000260992.1	DOCK9-AS2
ENSG00000277863.1	RP11-282A11.4
ENSG00000277767.1	RP11-365P13.5
ENSG00000182968.4	SOX1
ENSG00000277159.1	RP11-88E10.4
ENSG00000235280.2	MCF2L-AS1
ENSG00000260615.1	RPL23AP97
ENSG00000258768.2	CTD-2292M16.8
ENSG00000277734.6	TRAC
ENSG00000278661.1	TRAJ37
ENSG00000211854.1	TRAJ35
ENSG00000211861.1	TRAJ28
ENSG00000211862.1	TRAJ27
ENSG00000211880.1	TRAJ9
ENSG00000139890.9	REM2
ENSG00000092054.12	MYH7
ENSG00000274762.1	RP11-966I7.4
ENSG00000258558.1	RP11-159L20.2
ENSG00000259017.1	RP11-561B11.6
ENSG00000168348.3	INSM2
ENSG00000257272.1	RP11-317N8.3
ENSG00000258651.1	RP11-545M17.1
ENSG00000258591.2	RP11-545M17.3
ENSG00000258418.1	RP11-662J14.1
ENSG00000165379.13	LRFN5
ENSG00000187790.10	FANCM
ENSG00000139915.18	MDGA2
ENSG00000270062.1	RP11-248J18.3
ENSG00000131969.14	ABHD12B
ENSG00000131979.18	GCH1
ENSG00000198554.11	WDHD1
ENSG00000151812.14	SLC35F4
ENSG00000239510.2	RPL9P5
ENSG00000081181.7	ARG2
ENSG00000139988.9	RDH12
ENSG00000100678.18	SLC8A3
ENSG00000133985.2	TTC9
ENSG00000259153.1	RP6-65G23.3
ENSG00000275630.1	RP6-65G23.5
ENSG00000274818.1	RP1-292L20.3
ENSG00000259319.1	RP11-293M10.6
ENSG00000156127.6	BATF
ENSG00000100593.17	ISM2
ENSG00000165409.16	TSHR
ENSG00000205562.2	RP11-497E19.1
ENSG00000100604.12	CHGA
ENSG00000258702.1	RP11-433J8.1
ENSG00000258979.1	RP11-433J8.2
ENSG00000225163.3	LINC00618
ENSG00000259110.1	RP11-359N5.1
ENSG00000168350.7	DEGS2
ENSG00000196273.7	LINC00523
ENSG00000258399.7	MEG8
ENSG00000272458.1	MIR432
ENSG00000225746.9	SNHG23
ENSG00000272474.1	SNORD113-5
ENSG00000199798.1	SNORD114-5
ENSG00000272344.1	SNORD114-21
ENSG00000283556.1	MIR376B
ENSG00000258861.1	MIR381HG
ENSG00000202560.4	MIR539
ENSG00000276352.2	MIR668
ENSG00000208004.2	MIR323B
ENSG00000207961.3	MIR496
ENSG00000258919.1	RP11-1029J19.4
ENSG00000258404.1	RP11-1029J19.5
ENSG00000258512.1	LINC00239
ENSG00000259775.1	RP11-45P15.4
ENSG00000156414.18	TDRD9
ENSG00000257556.1	RP11-44N21.1
ENSG00000274253.4	RP11-566K19.6
ENSG00000254585.2	MAGEL2
ENSG00000261622.1	RP11-484P15.1
ENSG00000260232.1	PWRN4
ENSG00000199782.1	SNORD115-9
ENSG00000201943.1	SNORD115-10
ENSG00000200757.1	SNORD115-16
ENSG00000201482.1	SNORD115-17
ENSG00000199968.1	SNORD115-19
ENSG00000201331.1	SNORD115-23
ENSG00000200987.1	SNORD115-30
ENSG00000199311.1	SNORD115-34
ENSG00000200564.1	SNORD115-39
ENSG00000212528.1	SNORD115-47
ENSG00000182256.12	GABRG3
ENSG00000254912.2	RP11-632K20.2
ENSG00000276724.1	RP11-1000B6.7
ENSG00000259446.5	RP11-489D6.2
ENSG00000159248.4	GJD2
ENSG00000250007.6	RP11-814P5.1
ENSG00000248079.2	DPH6-AS1
ENSG00000186073.11	C15orf41
ENSG00000259345.5	RP11-624L4.1
ENSG00000259279.1	CTD-2033D15.1
ENSG00000166073.9	GPR176
ENSG00000137843.11	PAK6
ENSG00000273855.1	RP11-133K1.12
ENSG00000140323.5	DISP2
ENSG00000062524.15	LTK
ENSG00000168781.21	PPIP5K1
ENSG00000237289.9	CKMT1B
ENSG00000249839.1	AC011330.5
ENSG00000223572.9	CKMT1A
ENSG00000201136.1	RNU6-353P
ENSG00000259235.1	RP11-605F22.2
ENSG00000233932.4	CTXN2
ENSG00000275580.1	RP11-295H24.4
ENSG00000259556.2	RP11-56B16.2
ENSG00000259577.1	RP11-430B1.2
ENSG00000137766.16	UNC13C
ENSG00000245975.2	RP11-30K9.6
ENSG00000259459.5	RP11-321G12.1
ENSG00000259248.5	USP3-AS1
ENSG00000169118.17	CSNK1G1
ENSG00000275638.1	RP11-16E23.5
ENSG00000174442.11	ZWILCH
ENSG00000189227.5	C15orf61
ENSG00000261801.5	LOXL1-AS1
ENSG00000080644.15	CHRNA3
ENSG00000259234.5	ANKRD34C-AS1
ENSG00000277782.1	RP11-775C24.5
ENSG00000172345.13	STARD5
ENSG00000259343.5	TMC3-AS1
ENSG00000278029.1	CTD-2240J17.2
ENSG00000278448.1	CTD-2240J17.3
ENSG00000197627.3	UBE2Q2P12
ENSG00000275674.1	RP11-697E2.12
ENSG00000275345.1	RP11-697E2.11
ENSG00000140563.14	MCTP2
ENSG00000274312.1	RP11-167B3.2
ENSG00000277987.1	RP11-167B3.3
ENSG00000259376.1	RP11-505E24.3
ENSG00000238098.8	ABCA17P
ENSG00000162063.12	CCNF
ENSG00000185883.11	ATP6V0C
ENSG00000215154.6	AC141586.5
ENSG00000262668.1	AJ003147.9
ENSG00000168124.2	OR1F1
ENSG00000167981.5	ZNF597
ENSG00000175643.8	RMI2
ENSG00000262801.5	U91319.1
ENSG00000276564.1	CTA-276F8.1
ENSG00000262454.2	MIR193BHG
ENSG00000180269.7	GPR139
ENSG00000011638.10	TMEM159
ENSG00000196502.11	SULT1A1
ENSG00000260953.1	RP11-426C22.6
ENSG00000180035.11	ZNF48
ENSG00000185947.14	ZNF267
ENSG00000155330.9	C16orf87
ENSG00000260281.5	ITFG1-AS1
ENSG00000102924.11	CBLN1
ENSG00000121274.12	PAPD5
ENSG00000261703.1	RP11-327F22.5
ENSG00000103494.12	RPGRIP1L
ENSG00000245694.9	CRNDE
ENSG00000261302.5	RP11-343H19.1
ENSG00000125170.10	DOK4
ENSG00000261502.3	RP11-96H17.1
ENSG00000269986.1	RP11-96H17.3
ENSG00000260658.5	RP11-368L12.1
ENSG00000277978.1	RP11-403P17.6
ENSG00000176387.6	HSD11B2
ENSG00000159753.13	CARMIL2
ENSG00000274698.1	RP11-71L14.4
ENSG00000172137.18	CALB2
ENSG00000261227.2	AC140912.1
ENSG00000260848.1	CTD-2009A10.1
ENSG00000277954.1	RP11-679B19.1
ENSG00000261722.1	RP11-679B19.2
ENSG00000178773.14	CPNE7
ENSG00000204991.10	SPIRE2
ENSG00000235361.1	AC016292.1
ENSG00000185924.6	RTN4RL1
ENSG00000261963.2	CCDC92B
ENSG00000262670.5	RP11-64J4.2
ENSG00000083454.21	P2RX5
ENSG00000229782.1	AC118754.4
ENSG00000205710.3	C17orf107
ENSG00000282936.1	CTC-281F24.5
ENSG00000274114.2	CTC-281F24.3
ENSG00000174292.12	TNK1
ENSG00000280046.1	RP11-1099M24.6
ENSG00000214999.3	AC129492.6
ENSG00000231595.1	AC005224.2
ENSG00000179598.5	PLD6
ENSG00000270091.1	RP11-78O7.2
ENSG00000184185.9	KCNJ12
ENSG00000264617.1	AC144838.3
ENSG00000258472.8	RP11-192H23.4
ENSG00000076382.16	SPAG5
ENSG00000264608.1	RP11-192H23.8
ENSG00000264164.1	RP11-640N20.6
ENSG00000108684.14	ASIC2
ENSG00000278535.4	DHRS11
ENSG00000277399.4	GPR179
ENSG00000273604.1	C17orf96
ENSG00000266469.1	CTB-131K11.1
ENSG00000213424.8	KRT222
ENSG00000264314.1	MIR548AT
ENSG00000131480.8	AOC2
ENSG00000267060.5	PTGES3L
ENSG00000281079.1	AC055866.1
ENSG00000175906.4	ARL4D
ENSG00000267750.5	RUNDC3A-AS1
ENSG00000267160.1	RP11-1072C15.4
ENSG00000073670.13	ADAM11
ENSG00000184922.13	FMNL1
ENSG00000159314.11	ARHGAP27
ENSG00000260075.1	NSFP1
ENSG00000108379.9	WNT3
ENSG00000263142.5	LRRC37A17P
ENSG00000278765.1	RP5-890E16.5
ENSG00000253730.1	RP11-893F2.13
ENSG00000188662.6	HILS1
ENSG00000136457.9	CHAD
ENSG00000183691.4	NOG
ENSG00000265542.5	RP11-60A24.3
ENSG00000279069.1	RP11-159D12.6
ENSG00000278627.1	RP11-506H21.5
ENSG00000175175.5	PPM1E
ENSG00000280852.2	CTD-2319I12.10
ENSG00000267248.1	CTD-2319I12.4
ENSG00000283538.1	RP11-180P8.1
ENSG00000266411.1	RP11-180P8.3
ENSG00000159640.15	ACE
ENSG00000180616.8	SSTR2
ENSG00000277728.1	RP11-143K11.7
ENSG00000172782.11	FADS6
ENSG00000161544.9	CYGB
ENSG00000267568.6	RP11-87G24.3
ENSG00000267521.1	RP11-87G24.6
ENSG00000185105.5	MYADML2
ENSG00000141433.12	ADCYAP1
ENSG00000176194.17	CIDEA
ENSG00000267249.1	RP11-973H7.3
ENSG00000175322.11	ZNF519
ENSG00000134490.13	TMEM241
ENSG00000141384.12	TAF4B
ENSG00000277534.1	RP11-9E17.1
ENSG00000263677.1	RP11-17A19.2
ENSG00000265374.1	RP11-57J16.1
ENSG00000259985.1	RP11-549B18.1
ENSG00000166960.16	CCDC178
ENSG00000274400.1	RP11-294N21.3
ENSG00000153391.15	INO80C
ENSG00000152214.12	RIT2
ENSG00000252034.1	RNY4P37
ENSG00000141622.13	RNF165
ENSG00000167210.16	LOXHD1
ENSG00000101638.13	ST8SIA5
ENSG00000274776.1	RP11-687F6.5
ENSG00000134049.4	IER3IP1
ENSG00000041353.9	RAB27B
ENSG00000166603.4	MC4R
ENSG00000081138.13	CDH7
ENSG00000278532.1	RP11-17E3.1
ENSG00000263958.1	RP11-676J15.1
ENSG00000267251.2	AC139100.3
ENSG00000141873.10	SLC39A3
ENSG00000171970.12	ZNF57
ENSG00000176840.11	MIR7-3HG
ENSG00000223573.6	TINCR
ENSG00000125650.4	PSPN
ENSG00000141968.7	VAV1
ENSG00000076826.9	CAMSAP3
ENSG00000181029.8	TRAPPC5
ENSG00000283108.1	CTC-325H20.8
ENSG00000105613.9	MAST1
ENSG00000105143.12	SLC1A6
ENSG00000184635.13	ZNF93
ENSG00000197124.11	ZNF682
ENSG00000280079.1	CTC-260E6.4
ENSG00000268119.5	CTD-2561J22.5
ENSG00000281468.1	CTC-459F4.9
ENSG00000267264.1	CTC-459F4.6
ENSG00000267623.3	AC022153.1
ENSG00000267054.1	CTD-2540B15.10
ENSG00000161249.20	DMKN
ENSG00000189001.10	SBSN
ENSG00000126259.19	KIRREL2
ENSG00000167604.13	NFKBID
ENSG00000267786.1	AF038458.3
ENSG00000267260.1	CTD-2162K18.4
ENSG00000180458.2	CTD-3064H18.4
ENSG00000167642.12	SPINT2
ENSG00000275652.1	MIR6796
ENSG00000268601.1	AC115522.3
ENSG00000159871.14	LYPD5
ENSG00000277806.1	RP11-15A1.8
ENSG00000278492.1	RP11-15A1.9
ENSG00000186019.10	AC084219.4
ENSG00000159915.12	ZNF233
ENSG00000125740.13	FOSB
ENSG00000279407.1	AC007191.4
ENSG00000176182.5	MYPOP
ENSG00000204850.4	CTB-158D10.3
ENSG00000104808.7	DHDH
ENSG00000224420.3	ADM5
ENSG00000267890.1	CTD-2126E3.4
ENSG00000142530.10	FAM71E1
ENSG00000213023.10	SYT3
ENSG00000142549.9	IGLON5
ENSG00000269235.1	ZNF350-AS1
ENSG00000258405.9	ZNF578
ENSG00000268225.2	CTD-2331H12.5
ENSG00000242779.6	ZNF702P
ENSG00000022556.15	NLRP2
ENSG00000105048.16	TNNT1
ENSG00000268182.5	SMIM17
ENSG00000269793.5	ZIM2-AS1
ENSG00000268654.1	MIMT1
ENSG00000152433.14	ZNF547
ENSG00000256060.2	TRAPPC2B
ENSG00000276449.1	AC004076.5
ENSG00000125898.12	FAM110A
ENSG00000199024.1	MIR103A2
ENSG00000125872.7	LRRN4
ENSG00000225988.1	LAMP5-AS1
ENSG00000101349.16	PAK5
ENSG00000227906.7	SNAP25-AS1
ENSG00000230506.1	RP11-416N4.4
ENSG00000232448.1	RP11-416N4.1
ENSG00000125848.9	FLRT3
ENSG00000173404.4	INSM1
ENSG00000230725.5	RP4-738P15.1
ENSG00000131055.4	COX4I2
ENSG00000088325.15	TPX2
ENSG00000277692.1	RP11-358N2.2
ENSG00000101447.13	FAM83D
ENSG00000233508.2	RP1-269M15.3
ENSG00000226038.5	PPIAP21
ENSG00000124194.16	GDAP1L1
ENSG00000149654.9	CDH22
ENSG00000124212.5	PTGIS
ENSG00000277449.1	CEBPB-AS1
ENSG00000266761.1	MIR3194
ENSG00000259723.1	RP5-823G15.5
ENSG00000124203.6	ZNF831
ENSG00000231133.6	HAR1B
ENSG00000274915.1	HAR1A
ENSG00000225978.3	HAR1A
ENSG00000130590.13	SAMD10
ENSG00000224905.6	AP001347.6
ENSG00000185272.13	RBM11
ENSG00000154645.13	CHODL
ENSG00000224541.1	AP001439.2
ENSG00000273492.5	AP000230.1
ENSG00000197934.8	CYYR1-AS1
ENSG00000156253.6	RWDD2B
ENSG00000171189.17	GRIK1
ENSG00000142149.8	HUNK
ENSG00000177692.11	DNAJC28
ENSG00000159259.7	CHAF1B
ENSG00000235888.1	AF064858.8
ENSG00000237721.1	AF064858.11
ENSG00000184809.12	B3GALT5-AS1
ENSG00000183067.5	IGSF5
ENSG00000235478.4	AC006946.15
ENSG00000183785.14	TUBA8
ENSG00000283406.1	DGCR5
ENSG00000271275.1	AC007326.9
ENSG00000283366.1	AC000095.12
ENSG00000099937.10	SERPIND1
ENSG00000099960.12	SLC7A4
ENSG00000225544.1	KB-1027C11.4
ENSG00000275004.3	ZNF280B
ENSG00000100218.11	RSPH14
ENSG00000275635.1	U7
ENSG00000272973.1	KB-1125A3.11
ENSG00000128271.21	ADORA2A
ENSG00000203280.4	CTA-221G9.12
ENSG00000261188.1	CTA-445C9.14
ENSG00000231405.1	CTA-992D9.7
ENSG00000185133.13	INPP5J
ENSG00000128254.12	C22orf24
ENSG00000232346.1	SC22CB-1E7.1
ENSG00000128253.13	RFPL2
ENSG00000242082.1	RP1-90G24.10
ENSG00000214076.3	CPSF1P1
ENSG00000224050.1	RP1-90G24.6
ENSG00000273044.1	RP4-569D19.8
ENSG00000166862.6	CACNG2
ENSG00000234688.1	RP1-293L6.1
ENSG00000138944.7	KIAA1644
ENSG00000273188.1	RP3-402G11.25
ENSG00000205664.10	RP11-706O15.1
ENSG00000231217.1	RP11-1M18.1
ENSG00000101958.13	GLRA2
ENSG00000224204.1	PHEX-AS1
ENSG00000233067.2	PTCHD1-AS
ENSG00000165186.10	PTCHD1
ENSG00000047597.5	XK
ENSG00000259977.1	AL121578.2
ENSG00000207725.3	MIR222
ENSG00000235636.1	NUS1P1
ENSG00000273820.1	USP27X
ENSG00000230317.1	LINC01284
ENSG00000122824.10	NUDT10
ENSG00000229151.1	RP11-348F1.3
ENSG00000226530.1	RP11-348F1.2
ENSG00000196368.4	NUDT11
ENSG00000102302.7	FGD1
ENSG00000102349.16	KLF8
ENSG00000165591.6	FAAH2
ENSG00000102053.12	ZC3H12B
ENSG00000184388.5	PABPC1L2B
ENSG00000186288.5	PABPC1L2A
ENSG00000050030.13	KIAA2022
ENSG00000215105.4	TTC3P1
ENSG00000186675.6	MAGEE2
ENSG00000073905.8	VDAC1P1
ENSG00000224523.1	RP13-52K8.1
ENSG00000072133.10	RPS6KA6
ENSG00000126733.20	DACH2
ENSG00000179083.6	FAM133A
ENSG00000281091.2	RP13-349O20.2
ENSG00000234405.1	LL0XNC01-250H12.3
ENSG00000279894.1	GHc-857G6.7
ENSG00000180284.5	RP5-1055C14.6
ENSG00000189108.12	IL1RAPL2
ENSG00000133135.13	RNF128
ENSG00000077279.17	DCX
ENSG00000123496.7	IL13RA2
ENSG00000279587.1	RP1-278D1.2
ENSG00000182890.4	GLUD2
ENSG00000009694.13	TENM1
ENSG00000232599.1	RP1-161N10.1
ENSG00000198354.6	DCAF12L2
ENSG00000134602.15	STK26
ENSG00000171004.17	HS6ST2
ENSG00000129682.14	FGF13
ENSG00000101977.19	MCF2
ENSG00000230707.1	RP11-364B14.3
ENSG00000179542.15	SLITRK4
ENSG00000221870.2	TMEM257
ENSG00000268738.2	HSFX2
ENSG00000130032.15	PRRG3
ENSG00000011677.12	GABRA3
ENSG00000213391.3	RP11-66N11.6
ENSG00000129824.15	RPS4Y1
ENSG00000067646.11	ZFY
ENSG00000099715.14	PCDH11Y
ENSG00000092377.13	TBL1Y
ENSG00000273906.1	RP11-115H13.1
ENSG00000232226.2	ARSFP1
ENSG00000206159.10	GYG2P1
ENSG00000233864.7	TTTY15
ENSG00000114374.12	USP9Y
ENSG00000067048.16	DDX3Y
ENSG00000183878.15	UTY
ENSG00000154620.5	TMSB4Y
ENSG00000241859.6	ANOS2P
ENSG00000165246.12	NLGN4Y
ENSG00000176728.7	TTTY14
ENSG00000252766.1	RNU6-255P
ENSG00000131002.11	TXLNGY
ENSG00000012817.15	KDM5D
ENSG00000198692.9	EIF1AY
ENSG00000184991.2	TTTY13
