## Supplementary material for "Genetic and environmental regulation of caudate nucleus transcriptome: insight into schizophrenia risk and the dopamine system": Data S6: module6_go_enrichment.tsv

# GO	NS	enrichment	name	ratio_in_study	ratio_in_pop	p_uncorrected	depth	study_count	p_fdr_bh	study_items
GO:0007268	BP	e	chemical synaptic transmission	37/642	248/20656	2.195690662316946e-15	7	37	2.7140932276899768e-11	40, 273, 785, 869, 1129, 1131, 1136, 1325, 1816, 2556, 2567, 2742, 2897, 2911, 2917, 3352, 3354, 3356, 3359, 3361, 4544, 4889, 4986, 6014, 6511, 6572, 8001, 9568, 11245, 22829, 26050, 56132, 56133, 57369, 139411, 341359, 440279
GO:0007218	BP	e	neuropeptide signaling pathway	17/642	106/20656	2.8446387181910056e-08	6	17	0.0001758128959777951	116, 2742, 2825, 4879, 4889, 4985, 4986, 4988, 6752, 6866, 8001, 9427, 10178, 10888, 11249, 84539, 124274
GO:0007187	BP	e	G protein-coupled receptor signaling pathway, coupled to cyclic nucleotide second messenger	12/642	65/20656	6.548073730661121e-07	6	12	0.0026980246461567373	1129, 1131, 3352, 3354, 3356, 3361, 4544, 4985, 4988, 6752, 7253, 7433
GO:0007399	BP	e	nervous system development	26/642	307/20656	4.143039551789889e-06	4	26	0.012803027974918703	869, 1129, 1131, 1136, 1641, 1749, 1750, 1946, 2258, 2897, 3624, 4745, 4914, 5026, 5067, 5623, 6606, 9241, 10178, 10505, 23138, 56132, 56133, 56134, 84530, 152330
GO:0098742	BP	e	cell-cell adhesion via plasma-membrane adhesion molecules	8/642	38/20656	1.786452547231153e-05	4	8	0.04416467987264857	1005, 1007, 1010, 1016, 4072, 23767, 64405, 137970
GO:0043005	CC	e	neuron projection	32/642	338/20656	2.5144721964971136e-08	4	32	4.4254710658349205e-05	116, 794, 1103, 1136, 1641, 2044, 2258, 2556, 2567, 2742, 2825, 3359, 4889, 4985, 4986, 4988, 5067, 5122, 5649, 6014, 6606, 6752, 6770, 7054, 8001, 9568, 10178, 22983, 23426, 26575, 57586, 114757
GO:0005887	CC	e	integral component of plasma membrane	80/642	1392/20656	9.090356865646855e-08	4	80	7.116026586063749e-05	40, 135, 925, 1129, 1131, 1136, 1308, 1814, 1816, 2044, 2556, 2567, 2740, 2742, 2825, 2842, 2845, 2897, 2911, 2917, 2918, 3352, 3354, 3356, 3359, 3361, 3747, 3815, 4058, 4544, 4889, 4914, 4985, 4986, 4988, 5026, 6335, 6511, 6547, 6752, 6869, 7222, 7223, 7253, 7348, 7433, 8001, 9194, 9365, 9427, 9568, 10100, 10154, 10178, 10371, 10505, 10867, 11245, 22829, 23596, 23767, 27012, 29953, 56114, 56132,…
GO:0045202	CC	e	synapse	35/642	418/20656	1.2129590771699572e-07	3	35	7.116026586063749e-05	785, 794, 1129, 1131, 1136, 1325, 1816, 2556, 2567, 2742, 3352, 3354, 3359, 3747, 4544, 4889, 4986, 6014, 6547, 8001, 8825, 11245, 22829, 23504, 26050, 26230, 26575, 56132, 56133, 57144, 57369, 57586, 60482, 118427, 139411
GO:0030425	CC	e	dendrite	33/642	421/20656	1.228690591980347e-06	5	33	0.0005406238604713528	135, 794, 1129, 1131, 1136, 2044, 2258, 2796, 2911, 2917, 3352, 3354, 3356, 3361, 3747, 4856, 4914, 4988, 5563, 5649, 6547, 7054, 8001, 9312, 9610, 10371, 10505, 22983, 23138, 23426, 57626, 57657, 60482
GO:0016021	CC	e	integral component of membrane	161/642	3661/20656	2.0909058087469226e-06	3	161	0.0007359988446789167	527, 887, 943, 1005, 1010, 1016, 1047, 1129, 1136, 1636, 2134, 2196, 2650, 2740, 2917, 3321, 3587, 3598, 3738, 3747, 3768, 3788, 4072, 4160, 4185, 4254, 4986, 4992, 5140, 5318, 5618, 5740, 5801, 6545, 6549, 6572, 7348, 7504, 8038, 9194, 9312, 10100, 10385, 10653, 10888, 11061, 11250, 23240, 23596, 25775, 26050, 26280, 27012, 29126, 29906, 29985, 50651, 51301, 55076, 55359, 55784, 56132, 56133, 57…
GO:0099055	CC	e	integral component of postsynaptic membrane	9/642	45/20656	8.332012385693808e-06	6	9	0.0020949059712601576	135, 1007, 1129, 3356, 3359, 3738, 4988, 6547, 23767
GO:0099056	CC	e	integral component of presynaptic membrane	10/642	59/20656	1.2470465153890717e-05	6	10	0.002743502333855958	135, 1007, 1129, 1131, 3356, 3359, 3738, 4985, 4988, 6511
GO:0005886	CC	e	plasma membrane	190/642	4638/20656	1.831215050401482e-05	3	190	0.0033727701173020173	40, 135, 273, 314, 379, 527, 752, 785, 887, 925, 943, 1005, 1007, 1010, 1016, 1129, 1131, 1136, 1308, 1606, 1636, 1814, 1816, 1944, 1946, 2044, 2196, 2258, 2556, 2567, 2740, 2742, 2825, 2845, 2897, 2911, 2917, 2918, 3352, 3354, 3356, 3359, 3361, 3587, 3738, 3747, 3768, 3788, 3815, 4058, 4072, 4160, 4185, 4254, 4544, 4889, 4914, 4985, 4986, 4988, 4992, 5026, 5067, 5318, 5618, 5649, 5801, 5865, 587…
GO:0043204	CC	e	perikaryon	16/642	156/20656	2.967629127167748e-05	2	16	0.004748206603468396	116, 2796, 3361, 3747, 4988, 6547, 6606, 7054, 8001, 9312, 10505, 23426, 26230, 60482, 146760, 246213
GO:0005654	CC	p	nucleoplasm	74/642	3697/20656	8.221683476698369e-06	2	74	0.0020949059712601576	862, 891, 1382, 1844, 1871, 1959, 1993, 2274, 2354, 2643, 2825, 3642, 4001, 4085, 4602, 4610, 4986, 5318, 5453, 5563, 6192, 6606, 6775, 6875, 7404, 7490, 7544, 8038, 8208, 8284, 8294, 8317, 8340, 8653, 8900, 9260, 9641, 9970, 10100, 10324, 10538, 10579, 10597, 10739, 10799, 10926, 11169, 11218, 11279, 22843, 22974, 23322, 25819, 27330, 54033, 55784, 56924, 57144, 57662, 57697, 79955, 80324, 84250…
GO:0005829	CC	p	cytosol	115/642	5151/20656	1.9163466575579644e-05	2	115	0.0033727701173020173	273, 752, 785, 794, 891, 899, 1103, 1149, 1382, 1606, 1641, 1807, 2245, 2258, 2643, 2762, 3356, 3832, 4085, 4168, 4602, 4703, 4986, 5026, 5140, 5563, 5603, 5801, 5865, 5937, 6192, 6606, 6752, 6770, 6775, 6817, 7054, 7138, 7188, 7409, 7490, 8208, 8287, 8340, 8395, 8653, 8711, 8836, 8900, 9260, 9610, 9641, 9677, 9970, 10324, 10369, 10451, 10579, 10602, 11218, 11279, 22844, 22974, 23322, 23426, 2376…
GO:0030594	MF	e	neurotransmitter receptor activity	12/642	82/20656	8.323636559901746e-06	3	12	0.035308866287103204	1129, 1131, 1136, 2556, 2567, 2742, 3352, 3354, 3356, 3359, 3361, 8001
GO:0051378	MF	e	serotonin binding	5/642	12/20656	1.886276681233959e-05	4	5	0.04000792840897227	3352, 3354, 3356, 3359, 3361
