## Supplementary material for "Genetic and environmental regulation of caudate nucleus transcriptome: insight into schizophrenia risk and the dopamine system": Data S6: module7_genes.csv

gene_id	gene_name
ENSG00000228327.3	RP11-206L10.2
ENSG00000225880.5	LINC00115
ENSG00000272512.1	RP11-54O7.17
ENSG00000162585.16	FAAP20
ENSG00000269896.2	RP4-740C4.5
ENSG00000215912.12	TTC34
ENSG00000283572.1	MIR4251
ENSG00000162591.15	MEGF6
ENSG00000207056.1	RNU1-8P
ENSG00000221083.1	SNORA77
ENSG00000236269.1	ENO1-IT1
ENSG00000281937.1	RP3-510D11.4
ENSG00000202415.1	RN7SKP269
ENSG00000265521.1	MIR5697
ENSG00000233623.2	PGAM1P11
ENSG00000243267.3	RN7SL614P
ENSG00000226849.1	RP4-635E18.7
ENSG00000221340.1	RNU6ATAC18P
ENSG00000276830.1	MIR6730
ENSG00000186301.8	MST1P2
ENSG00000230424.1	RP1-43E13.2
ENSG00000211454.13	AKR7L
ENSG00000142798.17	HSPG2
ENSG00000130775.15	THEMIS2
ENSG00000229820.2	RP1-308E4.1
ENSG00000220785.7	MTMR9LP
ENSG00000162526.6	TSSK3
ENSG00000225828.1	FAM229A
ENSG00000276645.1	Metazoa_SRP
ENSG00000279179.1	RP11-131M11.3
ENSG00000183682.7	BMP8A
ENSG00000228477.1	RP3-342P20.2
ENSG00000238287.1	RP11-656D10.3
ENSG00000281207.1	SLFNL1-AS1
ENSG00000230116.1	RP11-163G10.2
ENSG00000117385.15	P3H1
ENSG00000229348.1	HYI-AS1
ENSG00000159588.14	CCDC17
ENSG00000272491.1	RP5-1024N4.4
ENSG00000224255.2	PDCL3P6
ENSG00000239007.1	RNU7-95P
ENSG00000184313.19	MROH7
ENSG00000235545.1	RP11-230B22.1
ENSG00000231485.1	RP4-535B20.1
ENSG00000238778.1	RNU7-80P
ENSG00000234383.1	CTBP2P8
ENSG00000221203.1	MIR1262
ENSG00000162669.15	HFM1
ENSG00000231992.1	RP11-57H12.2
ENSG00000203865.9	ATP1A1-AS1
ENSG00000177173.5	NAP1L4P1
ENSG00000134253.9	TRIM45
ENSG00000252135.1	RNVU1-2
ENSG00000271383.6	NBPF19
ENSG00000206828.1	U1
ENSG00000277452.1	RN7SL473P
ENSG00000143375.14	CGN
ENSG00000233875.1	RP11-61L14.6
ENSG00000268154.2	Metazoa_SRP
ENSG00000160766.14	GBAP1
ENSG00000283442.1	U4
ENSG00000211581.1	MIR765
ENSG00000272668.1	RP11-190A12.8
ENSG00000229808.1	RP11-456P18.2
ENSG00000272574.1	RP11-359K18.4
ENSG00000232995.7	RGS5
ENSG00000233411.1	RP11-104L21.2
ENSG00000271811.1	RP1-79C4.4
ENSG00000235628.1	TNR-IT1
ENSG00000135835.10	KIAA1614
ENSG00000232586.1	KIAA1614-AS1
ENSG00000230470.1	GS1-115G20.1
ENSG00000232036.2	GS1-115G20.2
ENSG00000237861.1	RP11-332L8.1
ENSG00000221879.3	MRPS21P3
ENSG00000224536.2	RP11-134G8.7
ENSG00000223396.2	RP11-134G8.5
ENSG00000200942.1	RNU6-501P
ENSG00000277681.1	MIR6739
ENSG00000243323.5	PTPRVP
ENSG00000226862.1	RP11-569A11.1
ENSG00000234219.1	CDCA4P4
ENSG00000228382.1	ITPKB-IT1
ENSG00000276255.2	RP5-881P19.7
ENSG00000226758.1	DISC1-IT1
ENSG00000230026.2	RP11-382D8.5
ENSG00000226498.2	RPSAP21
ENSG00000223694.1	ADH5P3
ENSG00000238085.1	RP11-435F13.2
ENSG00000225300.1	RP11-1086F11.1
ENSG00000130508.10	PXDN
ENSG00000230044.1	AC110754.3
ENSG00000224464.2	PGAM1P6
ENSG00000234946.1	SDHCP3
ENSG00000186453.12	FAM228A
ENSG00000202479.1	SNORD14
ENSG00000218682.1	AC010150.1
ENSG00000270640.1	RP11-373D23.2
ENSG00000252246.1	RNA5SP92
ENSG00000273913.1	Metazoa_SRP
ENSG00000225187.1	AC073283.7
ENSG00000203327.2	AC012358.7
ENSG00000232713.2	AC010733.5
ENSG00000234624.2	AC016894.1
ENSG00000206937.1	SNORA70B
ENSG00000279485.1	RP11-391A7.1
ENSG00000232693.2	AC012370.2
ENSG00000199460.2	RNU6-1216P
ENSG00000244617.2	ASPRV1
ENSG00000278060.1	RP11-466M21.1
ENSG00000233155.1	HMGA1P8
ENSG00000135637.13	CCDC142
ENSG00000115282.19	TTC31
ENSG00000236209.1	AC104135.2
ENSG00000152284.4	TCF7L1
ENSG00000231134.1	TCF7L1-IT1
ENSG00000200701.1	RNU6-674P
ENSG00000278590.1	RN7SL113P
ENSG00000273196.1	RP11-717A5.2
ENSG00000155066.15	PROM2
ENSG00000264157.3	MIR3127
ENSG00000240183.3	RN7SL297P
ENSG00000224967.1	AC009303.3
ENSG00000074047.21	GLI2
ENSG00000264075.1	MIR4783
ENSG00000236440.1	AC117947.1
ENSG00000224331.2	AC019181.3
ENSG00000238295.1	snoU13
ENSG00000271011.1	RP11-171I2.5
ENSG00000232568.2	RPL23AP35
ENSG00000259915.2	RP11-410E4.1
ENSG00000203435.2	E2F3P2
ENSG00000232479.2	AC010900.2
ENSG00000163251.3	FZD5
ENSG00000273118.1	AC079610.1
ENSG00000275458.1	MIR6809
ENSG00000222714.1	RN7SKP38
ENSG00000253006.1	RN7SKP283
ENSG00000207280.1	SNORD20
ENSG00000207611.1	MIR149
ENSG00000260942.1	CAPN10-AS1
ENSG00000224239.1	AC090044.2
ENSG00000275981.1	AC018816.1
ENSG00000253081.1	RNU4ATAC17P
ENSG00000231401.1	AC023481.1
ENSG00000230082.1	PRRT3-AS1
ENSG00000269982.1	RP11-1020A11.2
ENSG00000134070.4	IRAK2
ENSG00000268279.4	RP11-434D12.1
ENSG00000241064.3	RN7SL110P
ENSG00000233133.1	AC104451.2
ENSG00000226216.1	RPS12P5
ENSG00000224080.1	UBE2FP1
ENSG00000252409.1	SCARNA21
ENSG00000223513.1	ATP6V0E1P2
ENSG00000232375.1	RP11-136C24.1
ENSG00000241939.3	RN7SL517P
ENSG00000144792.9	ZNF660
ENSG00000160796.16	NBEAL2
ENSG00000260236.1	RP11-708J19.1
ENSG00000214773.1	RP11-717D12.1
ENSG00000274420.1	uc_338
ENSG00000224895.1	VPS26BP1
ENSG00000225697.11	SLC26A6
ENSG00000235908.1	RHOA-IT1
ENSG00000173531.15	MST1
ENSG00000230454.1	U73166.2
ENSG00000199150.3	MIRLET7G
ENSG00000243696.4	RP5-966M1.6
ENSG00000279144.1	RP11-894J14.2
ENSG00000210841.1	RNU6ATAC26P
ENSG00000244183.1	RP11-641C17.1
ENSG00000241684.5	ADAMTS9-AS2
ENSG00000272610.1	MAGI1-IT1
ENSG00000202071.1	Y_RNA
ENSG00000203647.2	RP11-320P11.1
ENSG00000242960.1	FTH1P23
ENSG00000239119.1	RNU7-119P
ENSG00000243794.1	SNRPCP10
ENSG00000275670.1	MIR8076
ENSG00000241889.1	RP11-435F17.3
ENSG00000264623.3	MIR4796
ENSG00000241156.3	RN7SL582P
ENSG00000273454.1	RP11-797D24.3
ENSG00000241346.1	SNRPCP11
ENSG00000272020.1	RNU1-30P
ENSG00000279328.1	RP11-203H19.2
ENSG00000242551.2	POU5F1P6
ENSG00000244232.3	RN7SL698P
ENSG00000172771.11	EFCAB12
ENSG00000250983.1	RP11-91K8.2
ENSG00000227267.3	RP11-305O4.2
ENSG00000200571.1	RNU6-1284P
ENSG00000201600.1	RN7SKP124
ENSG00000250170.1	RASA2-IT1
ENSG00000241985.1	WWTR1-IT1
ENSG00000230457.3	PA2G4P4
ENSG00000243314.1	RP11-538P18.1
ENSG00000279311.1	RP11-170K4.2
ENSG00000243398.3	RN7SL141P
ENSG00000201822.1	RNA5SP149
ENSG00000241946.1	RP11-496B10.1
ENSG00000253092.1	SNORA81
ENSG00000114859.15	CLCN2
ENSG00000277118.1	Metazoa_SRP
ENSG00000279891.1	FLJ42393
ENSG00000241868.3	RN7SL434P
ENSG00000225240.1	AC117490.2
ENSG00000265850.1	MIR4797
ENSG00000250259.1	RP11-460I19.2
ENSG00000254094.1	AC078852.1
ENSG00000253399.1	AC078852.2
ENSG00000278778.1	HTT-AS1_1
ENSG00000248840.2	RP11-357G3.2
ENSG00000202392.1	RN7SKP292
ENSG00000266690.1	MIR4274
ENSG00000249799.1	SNRPCP13
ENSG00000223086.1	RNA5SP155
ENSG00000251379.1	RP11-484O2.1
ENSG00000249930.1	AC007016.3
ENSG00000278135.1	U2
ENSG00000231160.9	KLF3-AS1
ENSG00000271958.1	RP11-617D20.2
ENSG00000249348.1	UGDH-AS1
ENSG00000255458.5	RP11-539G18.3
ENSG00000201863.1	SNORA51
ENSG00000227725.3	GCOM2
ENSG00000207007.1	RNU6-891P
ENSG00000263445.1	MIR4450
ENSG00000283682.1	MIR548AH
ENSG00000231335.1	AC107072.2
ENSG00000266270.1	MIR5096
ENSG00000248725.3	RP11-218C23.1
ENSG00000252322.1	RN7SKP244
ENSG00000178403.3	NEUROG2
ENSG00000241002.1	RP11-119H12.1
ENSG00000283050.1	GTF2IP12
ENSG00000240775.1	RP11-170N16.2
ENSG00000248394.1	FOSL1P1
ENSG00000251488.1	RP11-404I7.2
ENSG00000248429.5	RP11-597D13.9
ENSG00000251073.1	NUDT19P5
ENSG00000283379.1	MIR3688-2
ENSG00000279384.1	RP11-635L1.2
ENSG00000245213.6	RP11-10K16.1
ENSG00000270426.1	RP11-326I11.5
ENSG00000249138.1	SLED1
ENSG00000207231.1	Y_RNA
ENSG00000263834.1	MIR4635
ENSG00000273742.1	MIR6075
ENSG00000250490.1	FLJ33360
ENSG00000250001.1	CTD-2201E9.2
ENSG00000279107.1	RP11-823P9.4
ENSG00000249562.1	RP11-116O11.2
ENSG00000177721.4	ANXA2R
ENSG00000215068.7	AC025171.1
ENSG00000248803.1	RP11-287J9.1
ENSG00000213830.3	CFL1P5
ENSG00000235558.3	RP11-1198D22.1
ENSG00000251467.1	CTC-250P20.2
ENSG00000240003.2	RPL7P24
ENSG00000250156.3	CTC-498M16.2
ENSG00000275374.1	RP11-346J10.2
ENSG00000251456.1	RP11-436H11.5
ENSG00000250329.1	KDELC1P1
ENSG00000277192.1	RP11-89G4.1
ENSG00000006837.11	CDKL3
ENSG00000279799.1	AC006077.3
ENSG00000281227.1	AC011380.1
ENSG00000255622.3	PCDHB17P
ENSG00000081853.14	PCDHGA2
ENSG00000253485.2	PCDHGA5
ENSG00000262209.2	PCDHGB3
ENSG00000253731.2	PCDHGA6
ENSG00000253537.2	PCDHGA7
ENSG00000253767.2	PCDHGA8
ENSG00000197948.10	FCHSD1
ENSG00000247199.3	RP11-373N22.3
ENSG00000274799.1	Metazoa_SRP
ENSG00000274472.1	Y_RNA
ENSG00000241187.1	CTC-209L16.1
ENSG00000277039.1	Metazoa_SRP
ENSG00000199035.2	MIR103A1
ENSG00000253218.1	KLF3P1
ENSG00000265160.1	MIR5003
ENSG00000254328.1	CTC-308K20.4
ENSG00000251667.1	BRCC3P1
ENSG00000213347.10	MXD3
ENSG00000198995.3	MIR340
ENSG00000219712.1	RP11-532F6.2
ENSG00000272279.1	RP11-157J24.2
ENSG00000235051.3	RP11-637O19.2
ENSG00000247925.2	RP3-510L9.1
ENSG00000272379.1	RP1-257A7.5
ENSG00000172197.10	MBOAT1
ENSG00000230521.1	HCG4P7
ENSG00000229390.1	MICD
ENSG00000206344.6	HCG27
ENSG00000240053.8	LY6G5B
ENSG00000204305.13	AGER
ENSG00000277427.1	XXbac-BPG154L12.5
ENSG00000225914.1	XXbac-BPG154L12.4
ENSG00000232940.5	HCG25
ENSG00000124593.14	PRICKLE4
ENSG00000146215.13	CRIP3
ENSG00000219470.1	RP3-337H4.6
ENSG00000233237.6	LINC00472
ENSG00000279312.1	RP3-331H24.7
ENSG00000279289.1	RP3-331H24.6
ENSG00000219902.1	RPL35P3
ENSG00000203801.8	LINC00222
ENSG00000231559.1	RP3-354J5.3
ENSG00000229276.1	REV3L-IT1
ENSG00000207044.1	RNU6-1226P
ENSG00000220600.2	RP3-509I19.6
ENSG00000215223.3	CYP51A1P3
ENSG00000217733.2	CCT7P1
ENSG00000223701.3	RAET1E-AS1
ENSG00000213089.4	PDCL3P5
ENSG00000223039.1	RN7SKP268
ENSG00000219395.2	HSPA8P15
ENSG00000220305.1	HNRNPH1P1
ENSG00000213073.4	RP11-288H12.3
ENSG00000227704.1	RP1-266L20.4
ENSG00000239857.6	GET4
ENSG00000273230.1	RP11-1246C19.1
ENSG00000265089.1	MIR4655
ENSG00000264357.1	MIR4648
ENSG00000206895.1	Y_RNA
ENSG00000213935.3	AC092610.12
ENSG00000273084.1	RP11-1275H24.3
ENSG00000272732.1	RP5-1159O4.2
ENSG00000272894.5	RP5-1159O4.1
ENSG00000221783.1	MIR1183
ENSG00000272568.5	CTB-113D17.1
ENSG00000281332.1	LINC00997
ENSG00000250756.1	RP11-225B17.1
ENSG00000229054.1	AC074338.4
ENSG00000173862.3	RP11-89N17.1
ENSG00000211688.1	TRGJP2
ENSG00000179406.6	LINC00174
ENSG00000236928.3	RP11-792A8.1
ENSG00000244510.1	GS1-124K5.7
ENSG00000177418.2	RP4-756H11.4
ENSG00000273142.1	RP11-458F8.4
ENSG00000223705.9	NSUN5P1
ENSG00000200874.1	Y_RNA
ENSG00000091073.19	DTX2
ENSG00000243566.6	UPK3B
ENSG00000231170.5	AC002451.3
ENSG00000261511.1	CYP3A137P
ENSG00000242798.1	RP11-506M12.1
ENSG00000085514.15	PILRA
ENSG00000077454.15	LRCH4
ENSG00000272219.1	CTB-181H17.1
ENSG00000239969.5	RP11-163E9.2
ENSG00000168255.19	POLR2J3
ENSG00000228049.7	POLR2J2
ENSG00000279168.1	AC105052.1
ENSG00000161040.16	FBXL13
ENSG00000214188.9	ST7-OT4
ENSG00000226636.1	RP5-1049N15.2
ENSG00000234418.1	RP11-560I19.1
ENSG00000186676.3	EEF1GP1
ENSG00000279078.1	SND1-IT1
ENSG00000205085.9	FAM71F2
ENSG00000239722.1	IMP3P2
ENSG00000226045.1	AC009274.6
ENSG00000233287.1	AC009362.2
ENSG00000273219.1	RP11-644N4.1
ENSG00000261570.1	RP11-744I24.2
ENSG00000272661.1	RP4-548D19.3
ENSG00000265810.1	MIR3907
ENSG00000218672.1	AC008060.7
ENSG00000260426.1	RP5-912I13.1
ENSG00000104728.15	ARHGEF10
ENSG00000205884.2	DEFB136
ENSG00000283674.1	RP11-419I17.1
ENSG00000255122.1	RP11-303G3.6
ENSG00000251468.2	RP11-369K16.1
ENSG00000200630.1	Y_RNA
ENSG00000252035.1	RNU6-397P
ENSG00000280453.1	RP11-349F21.4
ENSG00000279903.1	RP11-349F21.5
ENSG00000279932.1	RP11-349F21.2
ENSG00000168484.12	SFTPC
ENSG00000168487.17	BMP1
ENSG00000251034.1	RP11-582J16.4
ENSG00000134013.15	LOXL2
ENSG00000253813.1	COX6B1P4
ENSG00000254061.1	RP11-359B20.1
ENSG00000255487.1	RP11-513D5.5
ENSG00000222898.1	RN7SKP97
ENSG00000254051.1	RP11-403D15.1
ENSG00000253636.1	RP11-531A24.5
ENSG00000238884.1	RNU7-85P
ENSG00000254027.1	RP11-363E6.3
ENSG00000250569.1	NTAN1P2
ENSG00000253621.1	RPSAP74
ENSG00000248231.1	KRT8P4
ENSG00000253878.5	RP11-347C18.3
ENSG00000270077.1	KB-1958F4.1
ENSG00000207378.1	RNU6-748P
ENSG00000235683.1	AC018442.1
ENSG00000265657.1	MIR3151
ENSG00000254141.1	RP11-642D21.1
ENSG00000200304.1	RNU6-1255P
ENSG00000280543.1	ASAP1-IT2
ENSG00000253259.1	RP11-737F9.2
ENSG00000279786.1	CTD-2014D20.1
ENSG00000253307.1	RP11-10J21.4
ENSG00000181638.17	ZFP41
ENSG00000185730.7	ZNF696
ENSG00000181135.15	ZNF707
ENSG00000179698.13	WDR97
ENSG00000182325.10	FBXL6
ENSG00000173137.11	ADCK5
ENSG00000255182.2	CTD-2517M22.14
ENSG00000197363.9	ZNF517
ENSG00000226403.1	RP11-31F19.1
ENSG00000229875.1	EIF1P1
ENSG00000230001.1	RP11-70J12.1
ENSG00000234534.1	CSNK1G2P1
ENSG00000237711.1	MTCO3P11
ENSG00000236567.2	TCF3P1
ENSG00000254017.1	IGHEP2
ENSG00000214190.2	RNF152P1
ENSG00000225408.1	RP11-207C16.4
ENSG00000273399.2	RP11-408A13.3
ENSG00000279670.1	RP11-70L8.5
ENSG00000230729.1	RP11-296L22.8
ENSG00000273597.1	RP11-392A14.9
ENSG00000235619.1	RPL36AP33
ENSG00000196196.2	HRCT1
ENSG00000235387.2	LINC00961
ENSG00000229273.1	RP11-104G3.2
ENSG00000277624.1	RP11-374M1.11
ENSG00000276795.1	RP11-374M1.10
ENSG00000186466.5	AQP7P1
ENSG00000272232.2	RN7SL726P
ENSG00000213711.3	PHBP7
ENSG00000231741.2	RP11-213G2.5
ENSG00000273381.1	RP11-305L7.7
ENSG00000269946.1	RP11-2B6.3
ENSG00000234709.2	UPF3AP3
ENSG00000239908.3	RN7SL75P
ENSG00000277889.1	MIR8081
ENSG00000223918.1	RP13-461N9.2
ENSG00000224067.2	RP11-430K21.2
ENSG00000266315.1	MIR4668
ENSG00000225513.1	RP11-165N19.2
ENSG00000196739.14	COL27A1
ENSG00000256040.2	PAPPA-AS1
ENSG00000230734.1	RPL10P3
ENSG00000274932.1	MIR7150
ENSG00000227200.1	RP11-121A14.3
ENSG00000231744.1	RP11-164H5.1
ENSG00000243845.3	RN7SL30P
ENSG00000263979.1	MIR4672
ENSG00000130635.15	COL5A1
ENSG00000199411.1	SNORD62
ENSG00000188566.12	NDOR1
ENSG00000207693.1	MIR602
ENSG00000205740.2	RP11-363N22.3
ENSG00000212743.2	RP11-563J2.3
ENSG00000272853.1	RP11-398C13.6
ENSG00000237470.3	DCLRE1CP1
ENSG00000107611.14	CUBN
ENSG00000240291.1	RP11-499P20.2
ENSG00000225527.1	RP11-383B4.4
ENSG00000240294.2	RN7SKP241
ENSG00000251839.1	RNU7-12P
ENSG00000207612.1	MIR604
ENSG00000237135.1	DDX10P1
ENSG00000234167.1	TCEB2P4
ENSG00000099251.14	HSD17B7P2
ENSG00000276805.2	RP11-291L22.9
ENSG00000265018.6	AGAP12P
ENSG00000248682.1	ARHGAP22-IT1
ENSG00000207813.1	MIR605
ENSG00000235279.1	RP11-539E19.2
ENSG00000213659.4	RSU1P3
ENSG00000252252.1	RNU6-687P
ENSG00000183055.5	FAM133CP
ENSG00000227583.1	RP11-119F7.3
ENSG00000282915.1	RP11-205A8.4
ENSG00000201047.1	Y_RNA
ENSG00000271816.1	BMS1P4
ENSG00000235316.1	DUSP8P5
ENSG00000225761.1	RP11-417O11.5
ENSG00000230417.11	LINC00856
ENSG00000229543.1	RP11-90J7.2
ENSG00000201393.1	SNORA71
ENSG00000207275.1	RNU6-441P
ENSG00000278333.1	uc_338
ENSG00000252292.1	RN7SKP238
ENSG00000200176.1	RNU1-19P
ENSG00000237280.1	RP11-96C23.9
ENSG00000275693.1	FAS-AS1
ENSG00000261438.1	RP11-399O19.9
ENSG00000227805.1	RP11-248J23.5
ENSG00000266407.1	MIR3157
ENSG00000230928.1	RP11-34A14.3
ENSG00000119943.11	PYROXD2
ENSG00000264610.1	MIR4685
ENSG00000233690.1	EBAG9P1
ENSG00000207551.1	MIR608
ENSG00000208033.1	MIR609
ENSG00000229668.1	RP11-317F20.2
ENSG00000228169.3	PPIAP19
ENSG00000228485.1	GRK5-IT1
ENSG00000242853.3	RN7SL749P
ENSG00000242818.3	RN7SL846P
ENSG00000265370.1	MIR4682
ENSG00000278831.1	RP11-12J10.4
ENSG00000222740.1	RNA5SP328
ENSG00000277218.1	RP11-500G10.5
ENSG00000231705.1	RP11-432J24.2
ENSG00000151651.15	ADAM8
ENSG00000148824.18	MTG1
ENSG00000214279.12	SCART1
ENSG00000142102.15	ATHL1
ENSG00000254739.1	RP13-46H24.1
ENSG00000069696.6	DRD4
ENSG00000254872.3	RP13-870H17.3
ENSG00000240385.1	RPS29P20
ENSG00000248332.6	TUB-AS1
ENSG00000212607.1	SNORA3B
ENSG00000255067.1	RP11-47J17.1
ENSG00000213785.3	RP11-449L13.2
ENSG00000201586.1	RNU6-593P
ENSG00000256464.1	YWHABP2
ENSG00000251862.2	MIR1343
ENSG00000280321.1	RP11-1110F20.1
ENSG00000252427.1	SNORD67
ENSG00000265559.2	RN7SL652P
ENSG00000279549.1	AP000437.3
ENSG00000167992.12	VWCE
ENSG00000279632.1	RP11-286N22.6
ENSG00000256591.5	RP11-286N22.8
ENSG00000254454.2	RCC2P6
ENSG00000256824.1	RP11-21A7A.2
ENSG00000275948.1	mascRNA-menRNA
ENSG00000255320.1	RP11-755F10.1
ENSG00000248643.5	RBM14-RBM4
ENSG00000278349.1	MIR6754
ENSG00000254978.2	ALG1L9P
ENSG00000207012.2	RNU6-72P
ENSG00000263742.1	MIR3165
ENSG00000206638.1	RNU6-672P
ENSG00000175564.12	UCP3
ENSG00000227376.1	FTH1P16
ENSG00000255449.1	RP11-91P24.6
ENSG00000241782.1	RP11-91P24.1
ENSG00000255115.2	RP11-91P24.3
ENSG00000255246.1	RP11-179A16.2
ENSG00000254897.1	RP11-482L11.1
ENSG00000255250.1	CTD-2005H7.2
ENSG00000225215.1	SMARCE1P1
ENSG00000255710.2	RP11-667M19.9
ENSG00000255121.2	RP11-110I1.12
ENSG00000154134.14	ROBO3
ENSG00000259290.1	RP11-687M24.7
ENSG00000222844.1	RNU6-321P
ENSG00000256577.2	RP11-283I3.2
ENSG00000255746.1	RP11-283I3.4
ENSG00000258092.1	RP4-816N1.7
ENSG00000255608.1	RP3-377H17.2
ENSG00000276718.1	RP1-102E24.10
ENSG00000255966.1	RP5-940J5.3
ENSG00000252186.1	RNU6-781P
ENSG00000244131.2	RPSAP51
ENSG00000245105.2	A2M-AS1
ENSG00000256937.1	KRT17P8
ENSG00000256720.1	BTG1P1
ENSG00000111788.10	RP11-22B23.1
ENSG00000256594.7	RP11-705C15.2
ENSG00000257027.1	RP11-705C15.3
ENSG00000069493.14	CLEC2D
ENSG00000256274.1	TAS2R64P
ENSG00000255374.3	TAS2R43
ENSG00000256400.1	RP11-673D15.7
ENSG00000200105.1	RNU6-251P
ENSG00000275567.1	RP11-729I10.3
ENSG00000212549.1	RNA5SP354
ENSG00000013573.16	DDX11
ENSG00000276148.1	RP11-278C7.4
ENSG00000257511.1	RP11-278C7.1
ENSG00000278520.1	MIR7851
ENSG00000265093.2	RN7SL246P
ENSG00000263838.1	MIR4698
ENSG00000274737.1	RP5-1057I20.6
ENSG00000273765.1	RP11-370I10.11
ENSG00000206612.1	SNORA2A
ENSG00000207313.1	SNORA2B
ENSG00000257298.1	RP3-405J10.3
ENSG00000282977.1	PCBP2-OT1
ENSG00000241785.3	RN7SL390P
ENSG00000179899.8	PHC1P1
ENSG00000257576.1	RP11-153M3.1
ENSG00000278399.1	RP11-74M13.5
ENSG00000185482.7	STAC3
ENSG00000123427.16	METTL21B
ENSG00000207789.1	MIR26A2
ENSG00000256192.1	RP11-290I21.2
ENSG00000233560.2	KRT8P39
ENSG00000257181.1	RP11-611O2.5
ENSG00000257139.1	RP11-320P7.2
ENSG00000201942.1	RNA5SP363
ENSG00000258303.1	RP11-887P2.6
ENSG00000258365.1	RP11-1105G2.3
ENSG00000221479.3	MIR1251
ENSG00000238105.7	GOLGA2P5
ENSG00000257489.6	RP11-175P13.3
ENSG00000199415.1	RNA5SP370
ENSG00000256139.2	RP11-968O1.5
ENSG00000139437.17	TCHP
ENSG00000258099.1	ATXN2-AS
ENSG00000274822.1	MIR6762
ENSG00000280138.1	RP11-463O12.5
ENSG00000280381.1	RP11-197N18.8
ENSG00000235423.8	RP11-282O18.3
ENSG00000274427.1	RP11-972P1.10
ENSG00000206897.1	SNORA9
ENSG00000279527.1	RP11-83B20.2
ENSG00000279233.1	RP11-158L12.4
ENSG00000279462.1	RP11-604N13.1
ENSG00000279180.1	RP11-417O18.1
ENSG00000177084.16	POLE
ENSG00000072609.17	CHFR
ENSG00000233469.1	ST6GALNAC4P1
ENSG00000279135.1	RP11-261P13.5
ENSG00000233524.1	RANP8
ENSG00000228741.2	SPATA13
ENSG00000252695.1	MIR2276
ENSG00000234031.1	RPS3AP44
ENSG00000275294.4	RP11-428O18.6
ENSG00000278732.1	Metazoa_SRP
ENSG00000227911.3	RP11-141M1.1
ENSG00000229473.2	RGS17P1
ENSG00000224451.2	ATP5F1P1
ENSG00000279463.1	RP11-157H4.1
ENSG00000224686.1	TCEB1P23
ENSG00000282997.1	RP11-95C14.1
ENSG00000226977.1	HMGN1P24
ENSG00000263399.1	MIR3170
ENSG00000269189.1	RP11-573N10.1
ENSG00000263615.1	MIR4306
ENSG00000269356.1	RP11-120K24.4
ENSG00000277942.1	MIR8075
ENSG00000276248.1	RP11-230F18.5
ENSG00000232487.1	RASA3-IT1
ENSG00000136367.13	ZFHX2
ENSG00000273618.1	RP11-66N24.7
ENSG00000213928.8	IRF9
ENSG00000213906.9	LTB4R2
ENSG00000258640.3	RPL21P5
ENSG00000283016.1	RP11-176H8.3
ENSG00000244053.1	RPL13AP2
ENSG00000258450.1	RP11-649E7.7
ENSG00000258462.2	RP11-831F12.4
ENSG00000201376.1	SNORA70
ENSG00000277050.1	RP11-102G14.1
ENSG00000251756.1	RNA5SP385
ENSG00000252198.1	Y_RNA
ENSG00000258900.1	HNRNPCP1
ENSG00000258809.1	CTD-2555O16.1
ENSG00000266531.1	MIR4706
ENSG00000273797.1	RP11-1046B16.3
ENSG00000258524.1	NT5CP1
ENSG00000259124.1	RP11-187O7.3
ENSG00000258566.2	RP11-99E15.3
ENSG00000239272.1	RPL21P10
ENSG00000242163.1	RP11-299L17.1
ENSG00000259151.2	CAP2P1
ENSG00000252644.1	RNU7-30P
ENSG00000140090.17	SLC24A4
ENSG00000258620.1	RP11-362L22.1
ENSG00000258500.2	CTD-2062F14.2
ENSG00000253075.1	RN7SKP92
ENSG00000212040.3	MIR543
ENSG00000207959.1	MIR656
ENSG00000202459.1	Y_RNA
ENSG00000206969.1	RNU6-1316P
ENSG00000256050.2	RP11-982M15.6
ENSG00000185347.17	C14orf80
ENSG00000275325.4	PDCD6IPP1
ENSG00000275127.1	SNORD116-22
ENSG00000223628.2	AC023449.2
ENSG00000188626.6	GOLGA8M
ENSG00000259845.1	HERC2P10
ENSG00000206127.10	GOLGA8O
ENSG00000259408.2	RP11-3D4.3
ENSG00000259287.2	RP11-3D4.2
ENSG00000259585.2	RBM17P4
ENSG00000168970.22	JMJD7-PLA2G4B
ENSG00000260571.1	BNIP3P5
ENSG00000259519.1	RP11-519G16.2
ENSG00000259520.5	CTD-2651B20.3
ENSG00000238941.1	RNU6-953P
ENSG00000274654.1	CTD-3247H4.2
ENSG00000103995.13	CEP152
ENSG00000279665.1	RP11-507J18.5
ENSG00000259378.1	DCAF13P3
ENSG00000274765.1	RP11-139H15.7
ENSG00000247982.6	LINC00926
ENSG00000259735.1	RP11-356M20.3
ENSG00000243403.1	RP11-330L19.1
ENSG00000206903.1	SNORA24
ENSG00000103742.11	IGDCC4
ENSG00000274297.1	RP11-138H8.8
ENSG00000260144.1	RP11-361M10.3
ENSG00000259909.1	RP11-1006G14.3
ENSG00000261775.1	RP11-10O17.3
ENSG00000179361.17	ARID3B
ENSG00000179335.18	CLK3
ENSG00000138621.11	PPCDC
ENSG00000260152.2	RP11-69H7.4
ENSG00000259931.2	CTD-2323K18.2
ENSG00000259581.3	TYRO3P
ENSG00000259649.4	RP11-351M8.1
ENSG00000156218.12	ADAMTSL3
ENSG00000259538.1	UBE2Q2P11
ENSG00000276278.1	RP11-182J1.3
ENSG00000136383.6	ALPK3
ENSG00000207703.1	MIR7-2
ENSG00000273691.1	RP11-617F23.2
ENSG00000258611.2	RP11-368J22.2
ENSG00000182397.14	DNM1P46
ENSG00000270127.2	RP11-526I2.5
ENSG00000236829.9	Z97634.3
ENSG00000277142.1	LINC00235
ENSG00000228201.1	AL022341.3
ENSG00000161996.18	WDR90
ENSG00000127586.16	CHTF18
ENSG00000275438.1	LA16c-360A4.1
ENSG00000260316.2	LA16c-306A4.2
ENSG00000260425.1	LA16c-316G12.2
ENSG00000261430.1	LA16c-390E6.3
ENSG00000260954.1	LA16c-425C2.1
ENSG00000275092.1	LA16c-329F2.2
ENSG00000260778.4	MIR940
ENSG00000243445.1	RP11-715J22.1
ENSG00000279520.1	RP11-20I23.2
ENSG00000280402.1	RP11-20I23.10
ENSG00000279162.1	CTD-3126B10.2
ENSG00000205913.6	SRRM2-AS1
ENSG00000261971.6	MMP25-AS1
ENSG00000262312.2	LA16c-390H2.4
ENSG00000213918.10	DNASE1
ENSG00000090447.11	TFAP4
ENSG00000277440.1	RP11-295D4.5
ENSG00000275056.1	RP11-127I20.8
ENSG00000267072.2	RP11-165E7.1
ENSG00000263033.2	RP11-396B14.2
ENSG00000274505.1	Metazoa_SRP
ENSG00000263307.1	RP11-166B2.8
ENSG00000261560.1	RP11-166B2.3
ENSG00000241641.1	RPS23P6
ENSG00000278979.1	RP11-165M1.1
ENSG00000183458.13	RP11-958N24.1
ENSG00000261819.1	RP11-680G24.4
ENSG00000188599.17	NPIPP1
ENSG00000183793.13	NPIPA5
ENSG00000279410.1	RP11-1102P22.3
ENSG00000279415.1	RP11-1102P22.1
ENSG00000279620.1	RP11-1102P22.2
ENSG00000275927.1	RP11-567P19.1
ENSG00000205746.9	RP11-1212A22.1
ENSG00000254681.6	PKD1P5
ENSG00000169246.16	NPIPB3
ENSG00000185864.16	NPIPB4
ENSG00000260751.2	CTD-2196E14.6
ENSG00000166851.14	PLK1
ENSG00000199929.1	RNA5SP405
ENSG00000261736.1	AC002551.1
ENSG00000197165.10	SULT1A2
ENSG00000260796.1	RP11-1348G14.5
ENSG00000261766.1	RP11-22P6.2
ENSG00000196796.5	CTB-134H23.2
ENSG00000169203.16	RP11-231C14.4
ENSG00000261840.2	RP11-146F11.1
ENSG00000080603.16	SRCAP
ENSG00000265991.1	MIR4519
ENSG00000262721.1	AC106782.20
ENSG00000151006.7	PRSS53
ENSG00000262766.1	RP11-196G11.4
ENSG00000260060.1	RP11-388M20.1
ENSG00000262038.1	RP11-177N22.3
ENSG00000275155.1	CTD-2595P9.4
ENSG00000278909.1	RP11-401P9.7
ENSG00000280344.1	AC009166.7
ENSG00000261047.1	AC137527.2
ENSG00000261013.1	CTD-2050B12.1
ENSG00000261270.1	RP11-325K4.3
ENSG00000274816.1	MIR6772
ENSG00000280214.1	CTD-2012K14.5
ENSG00000259804.1	CTD-2012K14.7
ENSG00000270165.1	RP11-167P11.2
ENSG00000213398.7	LCAT
ENSG00000262514.1	RP11-96D1.9
ENSG00000240435.2	RPS12P27
ENSG00000279649.1	RP11-96D1.8
ENSG00000265113.1	RP11-70O5.2
ENSG00000279815.1	RP11-394B2.7
ENSG00000279122.1	RP11-394B2.3
ENSG00000279757.1	CTD-2326C4.1
ENSG00000280092.1	AC002044.3
ENSG00000279591.1	AC002044.1
ENSG00000261783.1	RP11-252K23.2
ENSG00000252122.1	SNORA76
ENSG00000262583.1	RP11-77K12.5
ENSG00000243101.1	RPS3P7
ENSG00000280115.1	RP11-133M8.3
ENSG00000280190.1	RP11-319G9.1
ENSG00000260816.2	RP11-319G9.3
ENSG00000261537.1	RP11-319G9.5
ENSG00000280274.1	RP11-556H2.1
ENSG00000260479.1	RP11-556H2.3
ENSG00000279476.1	RP11-391L3.3
ENSG00000277255.1	MIR7854
ENSG00000260300.5	RP11-505K9.4
ENSG00000278716.1	LA16c-352F7.1
ENSG00000263968.2	RN7SL381P
ENSG00000252311.1	RNU1-103P
ENSG00000276337.1	RP11-106D4.2
ENSG00000260121.1	RP5-1142A6.9
ENSG00000224888.4	RP5-1142A6.2
ENSG00000260617.1	RP5-1142A6.7
ENSG00000182376.2	RP5-1142A6.8
ENSG00000141012.12	GALNS
ENSG00000275734.1	RP11-368I7.6
ENSG00000278794.1	Metazoa_SRP
ENSG00000243704.3	RN7SL105P
ENSG00000262869.1	CTD-2545H1.1
ENSG00000262533.1	RP11-667K14.4
ENSG00000263050.1	RP11-667K14.3
ENSG00000236457.1	AC130689.5
ENSG00000278941.1	SMG6-IT1
ENSG00000167723.14	TRPV3
ENSG00000263338.1	RP11-235E17.3
ENSG00000274300.1	MIR6864
ENSG00000161960.14	EIF4A1
ENSG00000273816.1	RP11-85B7.5
ENSG00000239704.10	CDRT4
ENSG00000227782.2	CTC-529I10.2
ENSG00000260647.1	RP1-178F10.1
ENSG00000176974.18	SHMT1
ENSG00000235672.1	AC090286.2
ENSG00000221540.1	MIR1180
ENSG00000225681.2	AC005730.2
ENSG00000265801.1	RP11-720N19.2
ENSG00000264943.1	SH3GL1P2
ENSG00000239595.3	RN7SL79P
ENSG00000270765.5	GAS2L2
ENSG00000278259.4	MYO19
ENSG00000275613.1	CTD-3194G12.2
ENSG00000274620.1	MIR378J
ENSG00000274512.5	TBC1D3L
ENSG00000266967.6	AARSD1
ENSG00000267681.1	CTD-3199J23.6
ENSG00000267340.1	RP11-242D8.3
ENSG00000221044.2	U3
ENSG00000267080.5	ASB16-AS1
ENSG00000266497.1	RP11-995C19.2
ENSG00000006025.11	OSBPL7
ENSG00000108821.13	COL1A1
ENSG00000279281.1	RP11-226M10.3
ENSG00000252212.1	RNU2-58P
ENSG00000211514.1	MIR454
ENSG00000252577.1	SCARNA20
ENSG00000227694.1	RPL23AP74
ENSG00000266934.1	RP11-332H18.3
ENSG00000264546.1	RP11-464D20.6
ENSG00000252242.1	RNU7-115P
ENSG00000264840.1	RN7SL404P
ENSG00000264057.1	RP11-583F2.1
ENSG00000266155.2	RP11-927P21.6
ENSG00000252685.1	RNU6-928P
ENSG00000264754.1	CTD-2653B5.1
ENSG00000279917.1	RP11-360N9.2
ENSG00000279361.1	RP11-360N9.3
ENSG00000279573.1	RP11-855A2.1
ENSG00000279880.1	RP11-855A2.2
ENSG00000234899.9	SOX9-AS1
ENSG00000200783.1	RN7SKP180
ENSG00000266501.1	RP11-766H1.1
ENSG00000239607.3	RN7SL573P
ENSG00000182173.12	TSEN54
ENSG00000073350.13	LLGL2
ENSG00000204316.12	MRPL38
ENSG00000188878.18	FBF1
ENSG00000200651.1	Y_RNA
ENSG00000267263.1	RP11-75C10.7
ENSG00000200063.1	SNORA30
ENSG00000141519.14	CCDC40
ENSG00000167302.10	TEPSIN
ENSG00000278876.1	RP11-498C9.4
ENSG00000187531.13	SIRT7
ENSG00000260563.3	RP13-516M14.1
ENSG00000266236.1	NARF-IT1
ENSG00000265477.1	RP11-720L2.2
ENSG00000206687.1	RNU1-109P
ENSG00000262001.1	DLGAP1-AS2
ENSG00000265487.1	RP11-793A3.1
ENSG00000266127.1	ZNF415P1
ENSG00000141391.13	PRELID3A
ENSG00000275805.1	RP11-349H17.2
ENSG00000268573.1	RP11-158H5.7
ENSG00000206944.1	RNU6-708P
ENSG00000202159.1	RNU6-742P
ENSG00000279077.1	RP11-800A18.3
ENSG00000141933.9	TPGS1
ENSG00000115257.15	PCSK4
ENSG00000279653.1	LLNLR-304A6.1
ENSG00000263974.2	RN7SL121P
ENSG00000065717.14	TLE2
ENSG00000279599.1	AC005514.2
ENSG00000011132.11	APBA3
ENSG00000266437.1	MIR4746
ENSG00000276043.4	UHRF1
ENSG00000268618.1	AC092316.1
ENSG00000142303.13	ADAMTS10
ENSG00000279471.1	AC008759.1
ENSG00000161847.13	RAVER1
ENSG00000267197.1	CTC-429L19.3
ENSG00000276757.1	RN7SL192P
ENSG00000205517.12	RGL3
ENSG00000274713.1	MIR7974
ENSG00000244080.3	RN7SL833P
ENSG00000266922.1	CTC-499B15.6
ENSG00000268945.1	CTD-2192J16.26
ENSG00000266897.1	AC005546.2
ENSG00000207980.1	MIR23A
ENSG00000267474.1	CTC-548K16.6
ENSG00000188269.8	OR7A5
ENSG00000105072.8	C19orf44
ENSG00000240106.2	RN7SL146P
ENSG00000279977.1	CTD-3222D19.4
ENSG00000269799.1	CTD-2538G9.6
ENSG00000130299.16	GTPBP3
ENSG00000130518.16	KIAA1683
ENSG00000280121.1	CTD-3137H5.4
ENSG00000207821.1	MIR640
ENSG00000267178.3	PHF5CP
ENSG00000267419.2	CTC-559E9.6
ENSG00000267771.1	CTC-260E6.7
ENSG00000260599.1	CTC-457E21.1
ENSG00000242436.3	RN7SL789P
ENSG00000205209.7	SCGB2B2
ENSG00000279619.1	CTD-2527I21.5
ENSG00000249115.8	HAUS5
ENSG00000004776.11	HSPB6
ENSG00000239382.10	ALKBH6
ENSG00000228629.2	AC092295.4
ENSG00000243297.2	RPL31P61
ENSG00000267605.5	CTD-3220F14.1
ENSG00000099338.22	CATSPERG
ENSG00000267090.1	AC005789.9
ENSG00000269688.1	AC008982.2
ENSG00000262484.1	CCER2
ENSG00000183760.10	ACP7
ENSG00000277759.1	MIR6719
ENSG00000160410.14	SHKBP1
ENSG00000188493.14	C19orf54
ENSG00000268475.1	CTC-435M10.6
ENSG00000253048.1	RNU4-60P
ENSG00000231561.2	CEACAMP5
ENSG00000243167.1	RPS10P28
ENSG00000227606.2	AC005392.13
ENSG00000267346.1	EIF5AP3
ENSG00000268460.1	AC006262.6
ENSG00000268423.4	AC011551.3
ENSG00000243560.3	RN7SL364P
ENSG00000279861.1	RP11-43N16.4
ENSG00000063169.10	GLTSCR1
ENSG00000142233.11	NTN5
ENSG00000261341.6	CTD-2568A17.1
ENSG00000268375.1	CTD-2568A17.8
ENSG00000268520.1	CTD-2616J11.10
ENSG00000207550.1	MIR99B
ENSG00000208008.1	MIR125A
ENSG00000250731.1	TPM3P6
ENSG00000275519.1	MIR6804
ENSG00000133247.13	KMT5C
ENSG00000269867.1	CTD-2583A14.8
ENSG00000243234.1	CTD-2583A14.1
ENSG00000243642.3	RN7SL526P
ENSG00000279611.1	CTD-2619J13.5
ENSG00000269054.1	CTD-2619J13.3
ENSG00000149451.17	ADAM33
ENSG00000229539.1	RP11-119B16.2
ENSG00000250090.1	RP13-401N8.3
ENSG00000131044.16	TTLL9
ENSG00000175730.8	BAK1P1
ENSG00000275223.1	RP1-63M2.7
ENSG00000272945.1	CTD-3216D2.5
ENSG00000231241.1	RPS3AP3
ENSG00000235408.5	SNORA71B
ENSG00000199691.1	RN7SKP173
ENSG00000196839.12	ADA
ENSG00000252021.1	Y_RNA
ENSG00000124257.6	NEURL2
ENSG00000209042.1	SNORD12C
ENSG00000237788.1	RP5-1041C10.3
ENSG00000201501.1	Y_RNA
ENSG00000215440.11	NPEPL1
ENSG00000254419.1	RP11-261P9.4
ENSG00000216031.1	MIR298
ENSG00000268333.1	RP4-806M20.3
ENSG00000124215.16	CDH26
ENSG00000266140.1	MIR4533
ENSG00000276786.1	WI2-8325B5.1
ENSG00000130699.17	TAF4
ENSG00000235018.1	RP11-11M20.2
ENSG00000273619.1	RP5-908M14.9
ENSG00000275437.1	RP5-908M14.10
ENSG00000275620.1	FLJ16779
ENSG00000266104.1	MIR4326
ENSG00000101203.16	COL20A1
ENSG00000101204.16	CHRNA4
ENSG00000026036.21	RTEL1-TNFRSF6B
ENSG00000197114.11	ZGPAT
ENSG00000283513.1	MIR941-3
ENSG00000216195.3	MIR941-4
ENSG00000196421.8	LINC00176
ENSG00000275215.1	RNA5-8S5
ENSG00000279720.1	bP-2171C21.6
ENSG00000207638.1	MIR99A
ENSG00000199030.2	MIRLET7C
ENSG00000270093.1	AP000473.8
ENSG00000237731.1	RNGTTP1
ENSG00000228817.4	BACH1-IT2
ENSG00000273091.1	AP000255.6
ENSG00000238141.2	BRWD1-AS1
ENSG00000227698.1	AP001619.2
ENSG00000235374.2	SSR4P1
ENSG00000160298.17	C21orf58
ENSG00000229492.1	AC004019.10
ENSG00000093100.13	XXbac-B461K10.4
ENSG00000274602.4	PI4KAP1
ENSG00000273311.1	DGCR11
ENSG00000281530.1	DGCR12
ENSG00000208023.3	MIR185
ENSG00000273139.1	XXbac-B444P24.14
ENSG00000234353.2	AP000347.4
ENSG00000272578.5	AP000347.2
ENSG00000218537.1	MIF-AS1
ENSG00000273295.1	AP000350.5
ENSG00000100031.18	GGT1
ENSG00000230947.2	AP000356.2
ENSG00000100068.11	LRP5L
ENSG00000271138.1	IGLVIVOR22-1
ENSG00000272977.1	CTA-390C10.10
ENSG00000223704.1	LINC01422
ENSG00000272858.1	CTA-292E10.8
ENSG00000234208.1	CTA-256D12.11
ENSG00000167065.13	DUSP18
ENSG00000214093.3	RP11-247I13.3
ENSG00000184949.15	FAM227A
ENSG00000230071.2	RPL4P6
ENSG00000230769.1	RP3-408N23.4
ENSG00000235513.1	RP4-756G23.5
ENSG00000183066.14	WBP2NL
ENSG00000227370.1	RP4-669P10.19
ENSG00000226450.2	CYP2D8P
ENSG00000226989.1	AL049758.2
ENSG00000056487.15	PHF21B
ENSG00000230922.1	RP4-753M9.1
ENSG00000279954.1	WI2-85898F10.2
ENSG00000207320.1	Y_RNA
ENSG00000230394.1	RP11-692P14.1
ENSG00000202469.1	Y_RNA
ENSG00000230180.1	RPL12P49
ENSG00000265465.1	MIR4768
ENSG00000264090.1	MIR4666B
ENSG00000252050.1	SNORA31
ENSG00000232828.1	AF196970.3
ENSG00000228158.2	TLE1P1
ENSG00000228328.2	RP11-516A11.1
ENSG00000102128.8	RAB40AL
ENSG00000231787.4	RP11-370B6.1
ENSG00000147234.10	FRMPD3
ENSG00000275110.1	MIR6087
ENSG00000265584.1	MIR3978
ENSG00000237903.1	RP3-404F18.5
ENSG00000266420.2	RN7SL118P
ENSG00000252147.1	RNY3P16
ENSG00000233382.6	NKAPP1
ENSG00000227541.1	SFR1P1
ENSG00000237757.2	EEF1A1P30
ENSG00000234062.7	RP11-308D16.2
ENSG00000236337.1	FMR1-IT1
ENSG00000265176.1	MIR3202-1
ENSG00000210154.1	MT-TD
