## Supplementary material for "Genetic and environmental regulation of caudate nucleus transcriptome: insight into schizophrenia risk and the dopamine system": Data S6: module7_go_enrichment.tsv

# GO	NS	enrichment	name	ratio_in_study	ratio_in_pop	p_uncorrected	depth	study_count	p_fdr_bh	study_items
GO:0035195	BP	e	gene silencing by miRNA	25/217	582/20656	2.685923999370313e-09	10	25	3.320070655621644e-05	406885, 406890, 406895, 406910, 406941, 406961, 407010, 407016, 407044, 407055, 407056, 442908, 693189, 693190, 693194, 693225, 724026, 768216, 768220, 100126296, 100126335, 100302122, 100302256, 100302289, 106660606
GO:1904893	BP	e	negative regulation of receptor signaling pathway via STAT	4/217	8/20656	8.024513716392626e-07	7	4	0.004959550702416462	406885, 406910, 406941, 407055
GO:0070104	BP	e	negative regulation of interleukin-6-mediated signaling pathway	4/217	13/20656	7.86446082676102e-06	8	4	0.03240420009319766	406885, 406910, 407016, 407055
