## Supplementary material for "Genetic and environmental regulation of caudate nucleus transcriptome: insight into schizophrenia risk and the dopamine system": Data S6: module8_genes.csv

gene_id	gene_name
ENSG00000230699.2	RP11-54O7.1
ENSG00000180758.11	GPR157
ENSG00000130940.14	CASZ1
ENSG00000230337.1	RP4-635E18.6
ENSG00000272510.1	RP4-680D5.8
ENSG00000261135.1	RP4-798A10.7
ENSG00000221662.1	MIR1290
ENSG00000162552.14	WNT4
ENSG00000272432.1	RP3-465N24.6
ENSG00000238084.4	RP3-469D22.1
ENSG00000214973.3	CHCHD3P3
ENSG00000235912.1	RP1-159A19.3
ENSG00000243749.1	TMEM35B
ENSG00000092853.13	CLSPN
ENSG00000237749.4	RP3-423B22.5
ENSG00000134690.10	CDCA8
ENSG00000204060.6	FOXO6
ENSG00000236200.5	KDM4A-AS1
ENSG00000266993.3	RP4-657D16.3
ENSG00000143001.4	TMEM61
ENSG00000271200.1	RP11-430G17.3
ENSG00000162620.15	LRRIQ3
ENSG00000272855.1	RP5-1102E8.3
ENSG00000122420.9	PTGFR
ENSG00000238015.2	RP4-641G12.3
ENSG00000137976.7	DNASE2B
ENSG00000272931.1	RP5-943J3.2
ENSG00000271092.5	TMEM56-RWDD3
ENSG00000228502.1	EEF1A1P11
ENSG00000234332.1	BCAS2P2
ENSG00000162631.18	NTNG1
ENSG00000228665.2	RP11-20O24.1
ENSG00000258673.1	LINC01397
ENSG00000134259.3	NGF
ENSG00000134256.12	CD101
ENSG00000273727.1	U1
ENSG00000281741.1	AC241377.1
ENSG00000271644.1	RP3-365I19.2
ENSG00000281571.1	AC241585.1
ENSG00000162825.16	NBPF20
ENSG00000174827.13	PDZK1
ENSG00000227733.9	RP4-565E6.1
ENSG00000177144.6	NUDT4P1
ENSG00000270882.2	HIST2H4A
ENSG00000232536.1	RP11-74C1.4
ENSG00000223861.1	RP11-74C1.2
ENSG00000203786.6	KPRP
ENSG00000272030.1	RP1-178F15.4
ENSG00000163352.5	LENEP
ENSG00000232093.1	RP11-307C12.11
ENSG00000173171.14	MTX1
ENSG00000232519.2	RP11-29H23.4
ENSG00000236947.5	RP11-98G7.1
ENSG00000272405.1	RP11-284F21.10
ENSG00000227295.2	ELL2P1
ENSG00000162746.14	FCRLB
ENSG00000226889.3	RP11-474I16.8
ENSG00000233328.3	PFN1P1
ENSG00000213060.4	RP4-612B18.3
ENSG00000260360.1	RP11-533E19.5
ENSG00000271387.1	RP11-382D12.2
ENSG00000236792.1	RP11-142L4.2
ENSG00000231767.3	RP11-92K2.2
ENSG00000133067.17	LGR6
ENSG00000236439.4	RP11-175B9.3
ENSG00000234996.4	RP11-480I12.9
ENSG00000170498.8	KISS1
ENSG00000231691.1	RP11-203F10.5
ENSG00000235363.1	SNRPGP10
ENSG00000224114.1	RP11-343H5.4
ENSG00000234004.4	RP11-543B16.1
ENSG00000228067.1	RP11-61J19.3
ENSG00000213036.3	RP11-365D23.4
ENSG00000117724.12	CENPF
ENSG00000236773.1	RP11-365O16.1
ENSG00000177770.11	CDKN2AIPNLP1
ENSG00000279306.1	RP5-915N17.11
ENSG00000201321.1	RNA5S9
ENSG00000183929.7	DUSP5P1
ENSG00000227934.1	RP11-423F24.3
ENSG00000237991.3	RPL35P1
ENSG00000273175.1	RP11-11N7.4
ENSG00000226191.3	CLK3P2
ENSG00000233084.2	RPL23AP25
ENSG00000232835.1	AC107057.1
ENSG00000243819.4	RN7SL832P
ENSG00000271991.1	RP11-79O8.1
ENSG00000115884.10	SDC1
ENSG00000279526.1	AC011239.2
ENSG00000115138.10	POMC
ENSG00000268412.2	TRMT112P6
ENSG00000229122.1	AGBL5-IT1
ENSG00000273233.1	RP11-713D19.1
ENSG00000207187.1	SNORA64
ENSG00000205221.12	VIT
ENSG00000271443.1	RP11-541E12.1
ENSG00000269210.2	RP11-173C1.1
ENSG00000226491.1	FTOP1
ENSG00000230979.3	AC079250.1
ENSG00000273063.1	RP11-334G22.1
ENSG00000231609.5	AC009501.4
ENSG00000231414.1	AC016700.6
ENSG00000233849.1	AC022201.5
ENSG00000270532.1	PEBP1P2
ENSG00000232531.3	AC027612.1
ENSG00000121152.9	NCAPH
ENSG00000235734.4	HMGN1P36
ENSG00000226791.6	AC109826.1
ENSG00000272902.2	RP11-299H21.1
ENSG00000230690.1	AC013402.5
ENSG00000235319.1	AC012360.4
ENSG00000153165.18	RGPD3
ENSG00000214199.3	EEF1A1P12
ENSG00000183054.11	RGPD6
ENSG00000169679.14	BUB1
ENSG00000236307.2	EEF1E1P1
ENSG00000144152.12	FBLN7
ENSG00000125611.15	CHCHD5
ENSG00000231747.1	AC079922.2
ENSG00000144158.4	RP11-395L14.17
ENSG00000019169.10	MARCO
ENSG00000265451.1	RP11-204L24.2
ENSG00000274010.1	RP5-935K16.2
ENSG00000229536.1	AC079776.1
ENSG00000227632.2	AC018804.6
ENSG00000213225.7	NOC2LP1
ENSG00000214077.4	GNAQP1
ENSG00000232742.3	RHOQP2
ENSG00000018607.6	ZNF806
ENSG00000054219.10	LY75
ENSG00000152253.8	SPC25
ENSG00000225205.5	AC093818.1
ENSG00000115232.13	ITGA4
ENSG00000177855.8	CACYBPP2
ENSG00000235852.1	AC005540.3
ENSG00000225695.1	HNRNPA1P35
ENSG00000118231.4	CRYGD
ENSG00000225062.1	CATIP-AS1
ENSG00000135925.8	WNT10A
ENSG00000227432.1	AC053503.11
ENSG00000234446.2	AC068489.1
ENSG00000233868.1	AC009302.2
ENSG00000237732.9	AC010980.2
ENSG00000237758.1	BANF1P3
ENSG00000202400.1	SNORD82
ENSG00000163273.3	NPPC
ENSG00000237412.6	PRSS56
ENSG00000178752.15	ERFE
ENSG00000188542.9	DUSP28
ENSG00000188389.10	PDCD1
ENSG00000244502.2	HDAC11-AS1
ENSG00000235904.2	RBMS3-AS3
ENSG00000272149.1	RP11-627J17.1
ENSG00000271643.1	RP11-10C24.3
ENSG00000224858.5	RPL29P11
ENSG00000183873.15	SCN5A
ENSG00000271192.1	RP4-555D20.3
ENSG00000272121.1	RP4-555D20.4
ENSG00000163814.7	CDCP1
ENSG00000224094.1	RPS24P8
ENSG00000163817.15	SLC6A20
ENSG00000121797.9	CCRL2
ENSG00000164045.11	CDC25A
ENSG00000231884.1	NDUFB1P1
ENSG00000244380.1	RP11-24C3.2
ENSG00000228350.1	CELSR3-AS1
ENSG00000235236.1	RP13-131K19.1
ENSG00000207605.3	MIR191
ENSG00000272434.1	RP13-131K19.6
ENSG00000185614.4	FAM212A
ENSG00000281358.1	RASSF1-AS1
ENSG00000273356.1	RP11-804H8.6
ENSG00000272543.1	MIR4787
ENSG00000114854.7	TNNC1
ENSG00000280417.1	RP11-5O17.1
ENSG00000272360.1	RP11-359I18.5
ENSG00000226360.5	RPL10AP6
ENSG00000223247.1	RNU2-64P
ENSG00000241095.1	CYP51A1P1
ENSG00000272844.1	RP11-484K9.4
ENSG00000272662.1	RP11-190C22.8
ENSG00000175697.10	GPR156
ENSG00000213371.4	NAP1L1P3
ENSG00000242445.1	RPL7AP11
ENSG00000239608.1	RUVBL1-AS1
ENSG00000250796.1	RP11-723O4.3
ENSG00000239437.3	RN7SL752P
ENSG00000246082.2	NUDT16P1
ENSG00000014257.15	ACPP
ENSG00000214289.2	RPL39P5
ENSG00000174564.12	IL20RB
ENSG00000175093.4	SPSB4
ENSG00000163710.7	PCOLCE2
ENSG00000231213.6	PLSCR5
ENSG00000163661.3	PTX3
ENSG00000118849.9	RARRES1
ENSG00000272247.1	RP11-379F4.9
ENSG00000184100.6	BRD7P2
ENSG00000269889.1	RP11-816J6.3
ENSG00000188306.6	LRRIQ4
ENSG00000228766.3	RPL7L1P8
ENSG00000265470.1	MIR548AQ
ENSG00000223803.1	RPS20P14
ENSG00000163923.9	RPL39L
ENSG00000234076.1	TPRG1-AS1
ENSG00000225742.5	RP11-513G11.4
ENSG00000233058.1	LINC00884
ENSG00000226008.1	SEPT14P3
ENSG00000250321.1	RP11-478C6.4
ENSG00000175920.15	DOK7
ENSG00000215612.7	HMX1
ENSG00000109667.11	SLC2A9
ENSG00000002587.9	HS3ST1
ENSG00000163145.12	C1QTNF7
ENSG00000241612.1	RP13-585F24.1
ENSG00000244538.1	RP11-10G12.1
ENSG00000163394.5	CCKAR
ENSG00000247193.2	RP11-431M7.3
ENSG00000252796.1	RNU7-11P
ENSG00000182308.6	DCAF4L1
ENSG00000188848.15	BEND4
ENSG00000260519.1	RP11-109E24.2
ENSG00000124399.4	NDUFB4P12
ENSG00000135605.12	TEC
ENSG00000242083.2	RPL7AP31
ENSG00000225405.3	RPS15AP17
ENSG00000250125.1	RP11-707A18.1
ENSG00000243199.1	RP11-408P14.1
ENSG00000279464.1	RP11-17P16.1
ENSG00000234036.4	TXNP6
ENSG00000138678.10	GPAT3
ENSG00000214559.3	RP11-323J4.1
ENSG00000245322.6	RP11-15B17.1
ENSG00000249264.1	EEF1A1P9
ENSG00000155011.8	DKK2
ENSG00000273447.1	AC004067.5
ENSG00000272567.1	RP11-73K9.3
ENSG00000213492.2	NT5C3AP1
ENSG00000154608.14	CEP170P1
ENSG00000251555.1	RP11-745L13.2
ENSG00000254535.3	PABPC4L
ENSG00000241923.2	RPL14P3
ENSG00000245112.2	SMARCA5-AS1
ENSG00000164142.15	FAM160A1
ENSG00000170006.11	TMEM154
ENSG00000121089.4	NACA3P
ENSG00000181359.5	HSP90AA6P
ENSG00000234801.3	MORF4
ENSG00000248174.5	RP11-148L24.1
ENSG00000279943.1	FLJ38576
ENSG00000180015.12	RP11-756P10.3
ENSG00000248791.1	CTD-2165H16.3
ENSG00000250182.3	EEF1A1P13
ENSG00000226432.3	CTD-2015B23.2
ENSG00000251593.1	MSNP1
ENSG00000151388.10	ADAMTS12
ENSG00000168621.14	GDNF
ENSG00000248873.1	SERBP1P6
ENSG00000249855.1	EEF1A1P19
ENSG00000251573.2	CTD-2089N3.2
ENSG00000272416.1	CTD-2081C10.7
ENSG00000145649.7	GZMA
ENSG00000234602.7	MCIDAS
ENSG00000251307.1	RP11-506H20.1
ENSG00000268942.2	CKS1BP3
ENSG00000215006.4	CHCHD2P2
ENSG00000250387.2	RP11-136K7.2
ENSG00000164326.4	CARTPT
ENSG00000272081.1	CTD-2376I4.2
ENSG00000157111.12	TMEM171
ENSG00000271815.1	CTD-2235C13.3
ENSG00000251235.3	SNRPCP2
ENSG00000244363.3	RPL7P23
ENSG00000213763.4	ACTBP2
ENSG00000213757.3	CTC-451P13.1
ENSG00000243859.3	RPL5P17
ENSG00000244245.1	RP11-120B7.1
ENSG00000202512.1	RN7SKP230
ENSG00000214784.4	AC010468.1
ENSG00000238363.1	SNORA13
ENSG00000278921.2	EPB41L4A-AS2
ENSG00000251628.1	RP11-371M22.1
ENSG00000271797.1	CTC-428G20.6
ENSG00000272023.1	CTC-350I8.1
ENSG00000270177.1	CTD-2410N18.3
ENSG00000250564.1	RP11-215P8.4
ENSG00000249119.1	MTND6P4
ENSG00000152705.7	CATSPER3
ENSG00000204969.6	PCDHA2
ENSG00000255408.3	PCDHA3
ENSG00000250309.2	CTC-345K18.2
ENSG00000254298.1	CTB-17P3.4
ENSG00000231989.4	PPP1R2P3
ENSG00000113249.12	HAVCR1
ENSG00000254373.1	RP11-34P1.2
ENSG00000204758.7	CTC-308K20.1
ENSG00000248859.2	LINC01574
ENSG00000169228.13	RAB24
ENSG00000131187.9	F12
ENSG00000272459.1	RP11-1277A3.3
ENSG00000087116.14	ADAMTS2
ENSG00000280161.1	CTC-205M6.1
ENSG00000271361.1	HTATSF1P2
ENSG00000272277.1	RP1-40E16.12
ENSG00000216657.1	GLRX3P2
ENSG00000272142.1	RP11-428J1.5
ENSG00000217239.3	RP1-182O16.1
ENSG00000220472.1	RP11-69L16.5
ENSG00000239264.8	TXNDC5
ENSG00000237786.1	GFOD1-AS1
ENSG00000261071.1	RP1-223E5.4
ENSG00000184612.8	RPL7P26
ENSG00000283064.1	RP1-221C16.8
ENSG00000272468.1	RP1-86C11.7
ENSG00000275221.1	HIST1H2AK
ENSG00000271440.1	RP11-373N24.2
ENSG00000235559.1	NOP56P1
ENSG00000204625.10	HCG9
ENSG00000234006.1	DDX39B-AS1
ENSG00000166278.14	C2
ENSG00000243649.8	CFB
ENSG00000229391.7	HLA-DRB6
ENSG00000197251.3	LINC00336
ENSG00000214810.4	CYCSP55
ENSG00000225339.3	RP11-513I15.6
ENSG00000220583.1	RPL35P2
ENSG00000124614.13	RPS10
ENSG00000217130.1	RP3-375P9.2
ENSG00000206717.1	Y_RNA
ENSG00000010030.13	ETV7
ENSG00000172738.11	TMEM217
ENSG00000180211.5	RP1-278E11.3
ENSG00000271857.1	RP1-244F24.1
ENSG00000271367.1	RP3-483K16.4
ENSG00000214558.4	RP11-74E24.2
ENSG00000233859.2	ADH5P4
ENSG00000271931.1	RP11-63L7.5
ENSG00000112297.14	AIM1
ENSG00000178409.13	BEND3
ENSG00000225093.1	RPL3P7
ENSG00000260273.1	RP11-425D10.10
ENSG00000223537.2	RP5-919F19.5
ENSG00000218803.1	GSTM2P1
ENSG00000219642.2	BMPR1APS1
ENSG00000164484.11	TMEM200A
ENSG00000164440.14	TXLNB
ENSG00000228283.3	KATNBL1P6
ENSG00000131015.4	ULBP2
ENSG00000131019.10	ULBP3
ENSG00000218426.5	RP11-475C16.1
ENSG00000271040.1	RP5-933K21.3
ENSG00000203711.11	C6orf99
ENSG00000223485.2	LINC01615
ENSG00000234432.4	RP11-1275H24.1
ENSG00000233108.1	AC006042.7
ENSG00000230333.6	AC004538.3
ENSG00000122691.12	TWIST1
ENSG00000219451.3	AC005251.3
ENSG00000232949.1	AC002480.4
ENSG00000234513.1	AC073072.7
ENSG00000232818.2	RPS2P32
ENSG00000234286.1	AC006026.13
ENSG00000225792.1	AC004540.4
ENSG00000241644.2	INMT
ENSG00000236494.1	RP11-89N17.4
ENSG00000252480.1	RNU6-719P
ENSG00000062582.13	MRPS24
ENSG00000106633.15	GCK
ENSG00000272768.1	RP4-673M15.1
ENSG00000224971.1	SUMO2P3
ENSG00000185290.3	NUPR2
ENSG00000213650.3	RP11-760D2.7
ENSG00000227397.1	CTD-2526L21.3
ENSG00000189316.3	RP11-797H7.5
ENSG00000206785.1	SNORA15
ENSG00000225573.4	RPL35P5
ENSG00000272843.1	RP11-313P13.5
ENSG00000273897.1	CH17-264B6.4
ENSG00000278416.1	PMS2P2
ENSG00000265479.6	DTX2P1-UPK3BP1-PMS2P11
ENSG00000164647.8	STEAP1
ENSG00000223969.5	AC002456.2
ENSG00000188693.7	CYP51A1-AS1
ENSG00000237729.2	AC002075.4
ENSG00000105825.11	TFPI2
ENSG00000180535.3	BHLHA15
ENSG00000160813.6	PPP1R35
ENSG00000240211.1	RP11-758P17.3
ENSG00000236305.1	RP11-126L15.4
ENSG00000105808.17	RASA4
ENSG00000233297.4	RASA4DP
ENSG00000231167.3	YBX1P2
ENSG00000272854.1	RP4-593H12.1
ENSG00000213261.3	EEF1B2P6
ENSG00000230383.1	AC009245.3
ENSG00000157703.15	SVOPL
ENSG00000105929.15	ATP6V0A4
ENSG00000228360.1	RP11-365F18.1
ENSG00000211772.10	TRBC2
ENSG00000211751.9	TRBC1
ENSG00000252316.1	RNY4
ENSG00000164690.7	SHH
ENSG00000282142.1	CH17-174L20.1
ENSG00000277526.4	RP11-378A12.1
ENSG00000254319.5	RP11-134O21.1
ENSG00000234120.1	AF228730.8
ENSG00000272267.2	RP11-375N15.2
ENSG00000177710.5	SLC35G5
ENSG00000186523.14	FAM86B1
ENSG00000145002.12	FAM86B2
ENSG00000255549.2	ENPP7P6
ENSG00000104760.16	FGL1
ENSG00000171428.13	NAT1
ENSG00000168546.10	GFRA2
ENSG00000197181.11	PIWIL2
ENSG00000253390.1	CTC-756D1.2
ENSG00000254013.1	MAP2K1P1
ENSG00000272256.1	RP11-489E7.4
ENSG00000183154.1	RP11-863K10.7
ENSG00000254100.1	RP11-675F6.4
ENSG00000253570.1	RNF5P1
ENSG00000240395.1	RPL5P23
ENSG00000019549.8	SNAI2
ENSG00000213881.3	NPM1P6
ENSG00000253431.1	SRPK2P
ENSG00000271966.1	RP11-7F18.2
ENSG00000253341.1	RP11-730G20.2
ENSG00000253919.1	THAP12P7
ENSG00000206228.4	HNRNPA1P4
ENSG00000254251.1	RP11-662G23.1
ENSG00000254387.1	MYL12AP1
ENSG00000264448.4	MIR378D2
ENSG00000253945.1	RP11-328L11.1
ENSG00000212994.5	RPS26P6
ENSG00000272037.1	KB-431C1.5
ENSG00000155087.3	ODF1
ENSG00000147655.10	RSPO2
ENSG00000255402.1	RP11-696P8.2
ENSG00000244642.3	RN7SL396P
ENSG00000248690.6	HAS2-AS1
ENSG00000259305.6	ZHX1-C8orf76
ENSG00000165071.14	TMEM71
ENSG00000261693.1	RP13-467H17.1
ENSG00000204791.8	SMPD5
ENSG00000160949.16	TONSL
ENSG00000170122.5	FOXD4
ENSG00000107018.7	RLN1
ENSG00000225489.6	RP11-390F4.3
ENSG00000256968.1	SNRPEP2
ENSG00000230207.1	RPL4P5
ENSG00000212829.8	RPS26P3
ENSG00000237137.1	RP11-408A13.2
ENSG00000215210.3	RBMXP2
ENSG00000215183.4	MSMP
ENSG00000255872.3	RP11-613M10.9
ENSG00000237357.2	RP11-475I24.3
ENSG00000261447.1	RP11-109D9.4
ENSG00000234618.1	RPSAP9
ENSG00000186940.6	CHCHD2P9
ENSG00000271155.1	RP11-435O5.5
ENSG00000238251.2	RP11-172F4.2
ENSG00000241697.4	TMEFF1
ENSG00000226334.1	RP11-217B7.2
ENSG00000242616.3	GNG10
ENSG00000232850.3	PTGES2-AS1
ENSG00000276124.1	MIR6855
ENSG00000165643.10	SOHLH1
ENSG00000260193.1	RP11-83N9.5
ENSG00000213213.13	CCDC183
ENSG00000256462.1	RP11-116G8.5
ENSG00000278982.1	RP5-1031D4.3
ENSG00000148426.12	PROSER2
ENSG00000204740.10	MALRD1
ENSG00000262412.1	RP11-85G18.6
ENSG00000229605.5	RP11-492M23.2
ENSG00000273038.2	RP11-479G22.8
ENSG00000165731.17	RET
ENSG00000229116.2	RP11-20J15.3
ENSG00000264204.2	AGAP7P
ENSG00000229927.2	RHEBP1
ENSG00000170312.15	CDK1
ENSG00000213609.3	RP11-170M17.2
ENSG00000272892.1	RP11-57G10.8
ENSG00000224725.3	CEP57L1P1
ENSG00000180644.6	PRF1
ENSG00000236842.1	RP11-399K21.10
ENSG00000253626.3	EIF5AL1
ENSG00000178429.9	RPS3AP5
ENSG00000227268.3	KLLN
ENSG00000198997.2	MIR107
ENSG00000232936.5	RP11-80H5.2
ENSG00000180764.13	PIPSL
ENSG00000231970.1	RP11-452K12.7
ENSG00000272572.1	RP11-179B2.2
ENSG00000273162.1	RP11-108L7.15
ENSG00000224302.1	RP11-302K17.3
ENSG00000273262.1	RP11-18I14.11
ENSG00000236937.2	PTGES3P4
ENSG00000282772.1	RP11-753C18.12
ENSG00000273485.1	RP11-225H22.7
ENSG00000203497.2	PDCD4-AS1
ENSG00000232934.7	RP11-324O2.3
ENSG00000233547.1	RP11-57H14.2
ENSG00000095627.9	TDRD1
ENSG00000165863.16	C10orf82
ENSG00000234952.1	RP11-328K15.1
ENSG00000154478.3	GPR26
ENSG00000229544.8	NKX1-2
ENSG00000154485.4	MMP21
ENSG00000232903.2	LINC01166
ENSG00000244242.1	IFITM10
ENSG00000276105.1	KCNQ1OT1_2
ENSG00000276494.1	KCNQ1OT1_3
ENSG00000223756.6	TSSC2
ENSG00000196565.12	HBG2
ENSG00000254595.1	CTD-2010I16.1
ENSG00000254707.1	RP11-35J10.4
ENSG00000166407.13	LMO1
ENSG00000243964.1	RPL23AP65
ENSG00000254554.1	RP11-351I24.1
ENSG00000254489.1	RP5-1024C24.1
ENSG00000135378.3	PRRG4
ENSG00000255133.1	RP11-646J21.2
ENSG00000283217.1	RP11-472I20.3
ENSG00000199077.3	MIR129-2
ENSG00000243802.2	RP11-390K5.1
ENSG00000255197.5	RP11-750H9.5
ENSG00000165917.9	RAPSN
ENSG00000255190.2	TRIM51DP
ENSG00000254800.2	RP11-163O19.3
ENSG00000238041.3	RP11-59K5.1
ENSG00000254602.1	AP000662.4
ENSG00000255139.1	AP000442.1
ENSG00000256196.1	RP11-881M11.4
ENSG00000279246.1	RP11-286N22.14
ENSG00000177363.4	LRRN4CL
ENSG00000256940.1	RP11-783K16.5
ENSG00000146670.9	CDCA5
ENSG00000174276.6	ZNHIT2
ENSG00000278952.1	RP11-399J13.2
ENSG00000254614.2	AP003068.23
ENSG00000250105.1	CTD-3074O7.2
ENSG00000175463.11	TBC1D10C
ENSG00000239559.2	RPL37P2
ENSG00000172935.8	MRGPRF
ENSG00000254604.1	AP000487.6
ENSG00000158483.15	FAM86C1
ENSG00000256034.1	RP11-707G14.1
ENSG00000085741.12	WNT11
ENSG00000254502.1	FNTAL1
ENSG00000197882.3	OR7E13P
ENSG00000214391.3	TUBAP2
ENSG00000245552.6	RP11-712B9.2
ENSG00000204361.8	NXPE2
ENSG00000118137.9	APOA1
ENSG00000254851.1	RP11-109L13.1
ENSG00000255274.9	TMPRSS4-AS1
ENSG00000172425.10	TTC36
ENSG00000166250.11	CLMP
ENSG00000250073.2	RP11-677M14.3
ENSG00000255537.1	AP000708.1
ENSG00000255027.2	RP11-680F20.9
ENSG00000254759.1	NAP1L1P1
ENSG00000233220.3	LINC00167
ENSG00000166106.3	ADAMTS15
ENSG00000256706.1	RP5-1096D14.3
ENSG00000274659.1	RP11-986G18.2
ENSG00000256356.1	HSPA8P5
ENSG00000213942.3	RP1-102E24.1
ENSG00000272173.1	U47924.31
ENSG00000256967.1	RP11-273B20.1
ENSG00000279865.1	RP11-69M1.6
ENSG00000214772.2	RP11-174G6.1
ENSG00000213235.3	EEF1A1P16
ENSG00000227525.4	RPL7P6
ENSG00000245205.3	EEF1A1P4
ENSG00000111713.2	GYS2
ENSG00000255725.2	TDGP1
ENSG00000256234.1	RP11-283G6.4
ENSG00000243517.1	RP11-627K11.1
ENSG00000255652.3	RP11-313F23.4
ENSG00000257239.1	RP11-630C16.2
ENSG00000134297.6	PLEKHA8P1
ENSG00000274124.1	RP11-474C8.8
ENSG00000167550.10	RHEBL1
ENSG00000258101.2	RP11-977B10.2
ENSG00000170545.16	SMAGP
ENSG00000258016.1	HIGD1AP1
ENSG00000257605.2	RP11-680A11.5
ENSG00000258137.5	RP11-753H16.3
ENSG00000110944.8	IL23A
ENSG00000258168.5	RP11-588H23.3
ENSG00000257219.5	RP11-54A9.1
ENSG00000136014.11	USP44
ENSG00000258343.1	RP11-536G4.2
ENSG00000258131.1	RP11-541G9.1
ENSG00000257167.2	TMPO-AS1
ENSG00000139354.10	GAS2L3
ENSG00000258011.2	HMGA1P3
ENSG00000274227.1	RP1-267L14.6
ENSG00000248636.6	RP11-768F21.1
ENSG00000123009.4	NME2P1
ENSG00000278344.1	RP11-18C24.8
ENSG00000239082.1	RNU7-170P
ENSG00000111325.16	OGFOD2
ENSG00000275967.1	MIR6880
ENSG00000278266.1	RP11-575F12.3
ENSG00000250208.6	FZD10-AS1
ENSG00000111432.4	FZD10
ENSG00000182870.12	GALNT9
ENSG00000232888.4	RPS11P5
ENSG00000236617.2	RP11-46H11.12
ENSG00000279817.1	RP11-386I8.4
ENSG00000228797.2	FAM207BP
ENSG00000215349.2	MRPL3P1
ENSG00000226525.5	RPS7P10
ENSG00000234685.1	NUS1P2
ENSG00000205861.11	C1QTNF9B-AS1
ENSG00000240654.6	C1QTNF9
ENSG00000151846.8	PABPC3
ENSG00000277368.1	RP11-380N8.7
ENSG00000122025.14	FLT3
ENSG00000235472.1	EIF4A1P7
ENSG00000233588.1	CYP51A1P2
ENSG00000225039.1	LINC01058
ENSG00000102802.9	MEDAG
ENSG00000270522.1	RP11-168P13.1
ENSG00000227258.5	SMIM2-AS1
ENSG00000271818.1	RN7SKP4
ENSG00000275202.1	RP11-156K23.3
ENSG00000235957.1	COX7CP1
ENSG00000123179.13	EBPL
ENSG00000264864.1	MIR3613
ENSG00000176124.11	DLEU1
ENSG00000136149.6	RPL13AP25
ENSG00000236565.3	HNRNPA3P5
ENSG00000278177.1	RP11-632L2.2
ENSG00000203441.2	LINC00449
ENSG00000224356.5	RP11-151A6.4
ENSG00000276957.1	RP11-29B2.6
ENSG00000057593.13	F7
ENSG00000260830.1	RP11-524O1.4
ENSG00000258457.5	RP11-298I3.4
ENSG00000259321.1	RP11-468E2.5
ENSG00000129465.15	RIPK3
ENSG00000258938.1	RP11-317N8.5
ENSG00000136352.17	NKX2-1
ENSG00000258608.1	DNAJC19P9
ENSG00000258568.1	RHOQP1
ENSG00000279392.1	RP11-665C16.9
ENSG00000213598.4	RP11-112J1.1
ENSG00000258427.3	RBM8B
ENSG00000276063.1	RP11-817G13.3
ENSG00000258813.2	RP11-109N23.4
ENSG00000242951.1	RP11-507E23.1
ENSG00000242952.1	RPSAP3
ENSG00000258789.1	RP11-507K2.3
ENSG00000275198.1	RP11-471B22.3
ENSG00000258424.1	RP11-471B22.2
ENSG00000258884.1	CTD-3035D6.2
ENSG00000259020.3	RP11-529H20.3
ENSG00000240914.1	RPL15P2
ENSG00000260806.1	RP11-872J21.3
ENSG00000258858.1	RP11-982M15.5
ENSG00000183484.11	GPR132
ENSG00000225200.2	AB019441.29
ENSG00000260409.1	RP11-403B2.7
ENSG00000277561.4	GOLGA8IP
ENSG00000206187.3	RP11-1084I9.1
ENSG00000256338.2	RPL41P2
ENSG00000256802.2	RP11-680F8.1
ENSG00000259993.1	RP11-261B23.1
ENSG00000206972.1	RNU6-17P
ENSG00000231409.3	RP11-83J16.1
ENSG00000259516.2	ANP32AP1
ENSG00000156970.12	BUB1B
ENSG00000137880.5	GCHFR
ENSG00000104147.8	OIP5
ENSG00000184716.13	SERINC4
ENSG00000259932.1	CTD-2651B20.7
ENSG00000213862.4	CTD-2270N23.1
ENSG00000259216.2	RP11-227D13.2
ENSG00000274528.1	CTD-2650P22.2
ENSG00000137875.4	BCL2L10
ENSG00000279145.1	RP11-547D13.1
ENSG00000242747.1	RP11-30K9.1
ENSG00000273958.1	RP11-219B17.3
ENSG00000186198.3	SLC51B
ENSG00000270964.1	RP11-502I4.3
ENSG00000258484.3	SPESP1
ENSG00000259215.1	RP11-253M7.4
ENSG00000248540.2	RP11-247C2.2
ENSG00000240366.1	RPL36AP45
ENSG00000275454.1	CTD-2026K11.4
ENSG00000259332.3	ST20-MTHFS
ENSG00000259445.1	RP11-276M12.1
ENSG00000250988.7	SNHG21
ENSG00000273747.1	RP11-90B9.3
ENSG00000157766.15	ACAN
ENSG00000261407.1	RP11-326A19.3
ENSG00000166823.5	MESP1
ENSG00000224441.1	AC068831.3
ENSG00000140557.11	ST8SIA2
ENSG00000275175.1	CTD-2313J17.7
ENSG00000189419.6	SPATA41
ENSG00000259583.2	RP11-66B24.4
ENSG00000273585.1	RP11-14C10.5
ENSG00000086506.2	HBQ1
ENSG00000219027.2	RPS3AP2
ENSG00000162062.14	C16orf59
ENSG00000261140.1	RP11-20I23.6
ENSG00000205918.9	PDPK2P
ENSG00000262362.1	LA16c-380H5.2
ENSG00000185739.13	SRL
ENSG00000261612.1	SUB1P3
ENSG00000118894.14	EEF2KMT
ENSG00000091262.14	ABCC6
ENSG00000261465.6	RP11-626G11.5
ENSG00000278389.1	RP11-626G11.6
ENSG00000275441.1	RP11-666O2.2
ENSG00000260442.5	ATP2A1-AS1
ENSG00000238045.9	AC009133.12
ENSG00000274904.1	CTD-2515O10.5
ENSG00000261416.1	RP11-455F5.5
ENSG00000169627.7	BOLA2B
ENSG00000260083.1	MIR762HG
ENSG00000178226.10	PRSS36
ENSG00000261461.1	UBE2MP1
ENSG00000259843.2	RP11-429P3.3
ENSG00000159387.7	IRX6
ENSG00000275691.1	RP11-249C24.12
ENSG00000260148.1	RP11-407G23.1
ENSG00000276131.1	RP11-481J2.3
ENSG00000254788.7	CKLF-CMTM1
ENSG00000258122.1	RP11-61A14.1
ENSG00000258429.1	PDF
ENSG00000271009.2	RP11-346C20.3
ENSG00000247033.1	RP11-252E2.1
ENSG00000276408.1	RP11-490B18.5
ENSG00000252608.1	RNU6-1191P
ENSG00000140945.16	CDH13
ENSG00000140955.10	ADAD2
ENSG00000270006.2	RP11-178L8.7
ENSG00000260443.1	CTD-3057O21.1
ENSG00000185669.5	SNAI3
ENSG00000167513.8	CDT1
ENSG00000180422.3	LINC00304
ENSG00000262061.5	RP11-1260E13.4
ENSG00000212163.5	SNORD91A
ENSG00000180090.4	OR3A1
ENSG00000244184.1	RP11-314A20.2
ENSG00000262693.1	RP11-46I8.3
ENSG00000263272.1	CTC-524C5.2
ENSG00000219200.11	RNASEK
ENSG00000072818.11	ACAP1
ENSG00000181284.2	TMEM102
ENSG00000179148.9	ALOXE3
ENSG00000266824.1	RP11-599B13.7
ENSG00000230897.1	RPS18P12
ENSG00000233966.1	UBE2SP1
ENSG00000265401.1	RP11-138I1.4
ENSG00000264666.1	RP11-524F11.2
ENSG00000266677.1	RP11-258F1.1
ENSG00000227077.3	AC107983.4
ENSG00000224126.2	UBE2SP2
ENSG00000188522.14	FAM83G
ENSG00000261033.1	RP11-209D14.2
ENSG00000205212.3	CCDC144NL
ENSG00000244582.2	RPL21P120
ENSG00000263563.5	UBBP4
ENSG00000263583.1	MIR4522
ENSG00000264029.1	CTD-2008P7.5
ENSG00000264577.1	AC010761.8
ENSG00000265574.1	WDR45BP1
ENSG00000267364.1	RP11-47L3.1
ENSG00000267745.1	RP11-686D22.8
ENSG00000275302.1	CCL4
ENSG00000276085.1	CCL3L3
ENSG00000276070.4	CCL4L2
ENSG00000275532.1	CTB-58E17.3
ENSG00000277182.1	CTB-58E17.5
ENSG00000244086.1	RPS20P35
ENSG00000266208.1	CTD-2267D19.3
ENSG00000274630.1	RP11-229E13.4
ENSG00000187595.15	ZNF385C
ENSG00000267658.1	RP11-358B23.1
ENSG00000273650.1	CTD-3193K9.11
ENSG00000176563.9	CNTD1
ENSG00000131471.6	AOC3
ENSG00000279879.1	RP11-1072C15.6
ENSG00000264589.2	MAPT-AS1
ENSG00000261575.2	RP11-259G18.1
ENSG00000228696.8	ARL17B
ENSG00000264558.1	RP11-138C9.1
ENSG00000264920.1	RP11-6N17.4
ENSG00000173714.7	WFIKKN2
ENSG00000265206.4	MIR142
ENSG00000265313.5	LINC01476
ENSG00000253506.2	NACA2
ENSG00000266066.1	POLRMTP1
ENSG00000239246.3	RP11-464D20.2
ENSG00000266402.3	SNHG25
ENSG00000266473.1	RP11-401F2.3
ENSG00000279035.1	RP11-649A18.3
ENSG00000228007.1	AC011933.2
ENSG00000265342.1	RP11-16C1.1
ENSG00000267665.1	RP11-13K12.2
ENSG00000266711.1	RP11-398J5.1
ENSG00000173894.10	CBX2
ENSG00000274833.1	RP11-1055B8.10
ENSG00000278200.1	RP13-766D20.4
ENSG00000183979.7	NPB
ENSG00000263063.1	RP11-388C12.1
ENSG00000265907.1	RP11-737O24.2
ENSG00000264964.1	RP11-888D10.3
ENSG00000263627.1	PPP4R1-AS1
ENSG00000273141.1	RP11-820I16.4
ENSG00000265943.1	RP11-739L10.1
ENSG00000263823.1	RP11-326K13.4
ENSG00000267746.1	RP11-379L18.1
ENSG00000267583.5	RP11-322E11.5
ENSG00000167306.19	MYO5B
ENSG00000264350.1	SNRPGP2
ENSG00000278017.1	RP11-120K19.4
ENSG00000260747.1	RP11-421N8.1
ENSG00000265778.2	RP11-17M16.2
ENSG00000275763.3	C18orf65
ENSG00000267666.2	AC004156.3
ENSG00000196415.9	PRTN3
ENSG00000197766.7	CFD
ENSG00000099617.3	EFNA2
ENSG00000179855.5	GIPC3
ENSG00000105251.10	SHD
ENSG00000178078.11	STAP2
ENSG00000267769.1	CTB-50L17.9
ENSG00000268536.1	AC005523.3
ENSG00000171119.2	NRTN
ENSG00000130545.15	CRB3
ENSG00000205744.9	DENND1C
ENSG00000182566.13	CLEC4G
ENSG00000260001.6	TGFBR3L
ENSG00000269139.2	CTD-3193O13.8
ENSG00000224689.8	ZNF812P
ENSG00000200237.1	SNORA70
ENSG00000130812.10	ANGPTL6
ENSG00000238531.1	SNORD105B
ENSG00000267544.1	AC007229.3
ENSG00000161888.11	SPC24
ENSG00000267174.5	CTC-510F12.4
ENSG00000130176.7	CNN1
ENSG00000102575.10	ACP5
ENSG00000257591.5	ZNF625
ENSG00000230310.1	CTD-2192J16.11
ENSG00000267062.1	CTD-2659N19.10
ENSG00000228887.3	EEF1DP1
ENSG00000225067.4	RPL23AP2
ENSG00000279198.1	CTD-2231E14.2
ENSG00000269399.2	CTD-3222D19.12
ENSG00000131351.14	HAUS8
ENSG00000006015.17	C19orf60
ENSG00000213988.9	ZNF90
ENSG00000213973.8	ZNF99
ENSG00000240231.1	RPS27P29
ENSG00000213967.10	ZNF726
ENSG00000269397.1	CTB-92J24.2
ENSG00000267339.5	LINC00906
ENSG00000186326.3	RGS9BP
ENSG00000267475.1	CTD-2538C1.2
ENSG00000131944.9	FAAP24
ENSG00000124302.12	CHST8
ENSG00000188508.10	KRTDAP
ENSG00000161265.14	U2AF1L4
ENSG00000181392.14	SYNE4
ENSG00000099337.4	KCNK6
ENSG00000179168.14	GGN
ENSG00000171777.15	RASGRP4
ENSG00000104835.14	SARS2
ENSG00000268262.1	CTC-246B18.8
ENSG00000130755.12	GMFG
ENSG00000090932.10	DLL3
ENSG00000268529.1	CYP2T3P
ENSG00000268034.1	AC005795.1
ENSG00000269800.1	PLEKHA3P1
ENSG00000234906.8	APOC2
ENSG00000104892.16	KLC3
ENSG00000130751.9	NPAS1
ENSG00000174951.10	FUT1
ENSG00000104804.7	TULP2
ENSG00000221916.3	C19orf73
ENSG00000126460.10	PRRG2
ENSG00000243829.1	CTB-33G10.1
ENSG00000161640.15	SIGLEC11
ENSG00000235034.6	C19orf81
ENSG00000186806.5	VSIG10L
ENSG00000160318.6	CLDND2
ENSG00000243680.1	RPL37P23
ENSG00000233493.3	TMEM238
ENSG00000267421.6	AC005498.3
ENSG00000268568.1	AC007228.9
ENSG00000083807.9	SLC27A5
ENSG00000101307.15	SIRPB1
ENSG00000228293.1	RP4-686C3.7
ENSG00000088882.7	CPXM1
ENSG00000215063.3	RPL21P2
ENSG00000171873.7	ADRA1D
ENSG00000235036.4	RP5-1099D15.1
ENSG00000273998.1	RP4-777L9.2
ENSG00000236992.2	RPL12P12
ENSG00000225127.2	LINC00237
ENSG00000275457.1	RP1-198K11.5
ENSG00000233293.1	RP11-410N8.3
ENSG00000214185.3	XPOTP1
ENSG00000235214.1	FAM83C-AS1
ENSG00000125965.8	GDF5
ENSG00000061656.9	SPAG4
ENSG00000171222.10	SCAND1
ENSG00000277235.1	RP4-550H1.7
ENSG00000101084.16	C20orf24
ENSG00000282876.1	RP1-138B7.7
ENSG00000124134.8	KCNS1
ENSG00000235508.3	RPS2P7
ENSG00000101470.9	TNNC2
ENSG00000204044.6	RP11-465L10.10
ENSG00000271784.1	RP1-28H20.3
ENSG00000226284.1	ARPC3P1
ENSG00000231878.1	SNRPFP1
ENSG00000278709.1	NKILA
ENSG00000225806.7	RP1-309F20.3
ENSG00000176659.7	C20orf197
ENSG00000229873.1	OGFR-AS1
ENSG00000171695.10	LKAAEAR1
ENSG00000280071.3	CH507-9B2.3
ENSG00000275895.5	U2AF1L5
ENSG00000280800.1	CH507-513H4.6
ENSG00000281181.1	CH507-513H4.3
ENSG00000278932.3	bP-21264C1.2
ENSG00000280594.1	AP000432.1
ENSG00000273254.1	RP1-100J12.1
ENSG00000237594.2	AP000251.3
ENSG00000227256.1	MIS18A-AS1
ENSG00000228961.1	AP000282.3
ENSG00000205670.10	SMIM11A
ENSG00000189089.5	RIMKLBP1
ENSG00000230212.6	AP000688.14
ENSG00000224790.2	AP000704.5
ENSG00000272948.2	AP001412.1
ENSG00000157542.9	KCNJ6
ENSG00000272991.1	AF129408.17
ENSG00000239930.2	AP001625.4
ENSG00000142178.7	SIK1
ENSG00000234030.1	TMEM97P1
ENSG00000215458.8	AATBC
ENSG00000232969.1	AP001062.9
ENSG00000274225.1	KB-68A7.1
ENSG00000278558.4	TMEM191B
ENSG00000183628.12	DGCR6
ENSG00000270393.1	AC000095.9
ENSG00000231086.1	TSSK1A
ENSG00000273212.1	AC000068.10
ENSG00000235776.2	AC000089.3
ENSG00000040608.13	RTN4R
ENSG00000221039.3	MIR1286
ENSG00000226287.8	TMEM191A
ENSG00000230513.1	THAP7-AS1
ENSG00000206145.8	P2RX6P
ENSG00000128218.7	VPREB3
ENSG00000099974.7	DDTL
ENSG00000244752.2	CRYBB2
ENSG00000231369.1	RP1-40G4P.1
ENSG00000223726.1	CTA-929C8.7
ENSG00000251952.1	RNU6-1219P
ENSG00000099985.3	OSM
ENSG00000273082.1	LL22NC03-32F9.1
ENSG00000273176.1	RP3-510H16.3
ENSG00000237668.1	RPS15AP38
ENSG00000228719.1	RP5-1119A7.14
ENSG00000201078.1	RN7SKP214
ENSG00000100156.10	SLC16A8
ENSG00000128285.4	MCHR1
ENSG00000184068.2	RP5-821D11.7
ENSG00000234009.1	RPL5P34
ENSG00000186732.13	MPPED1
ENSG00000213683.4	AC002056.3
ENSG00000205663.5	RP11-706O15.5
ENSG00000236120.6	RP11-733O18.1
ENSG00000264268.1	MIR4767
ENSG00000227042.1	RP6-1O2.1
ENSG00000126010.5	GRPR
ENSG00000169297.7	NR0B1
ENSG00000235510.1	BX842568.1
ENSG00000238123.1	MID1IP1-AS1
ENSG00000237931.1	CLIC4P3
ENSG00000235587.2	GAPDHP65
ENSG00000224292.1	AF196972.9
ENSG00000187682.2	ERAS
ENSG00000269313.5	MAGIX
ENSG00000102001.12	CACNA1F
ENSG00000165349.11	SLC7A3
ENSG00000230629.2	RPS23P8
ENSG00000227536.1	SOCS5P4
ENSG00000228427.1	RP5-1091N2.9
ENSG00000213018.2	AL590762.11
ENSG00000269904.2	MAP2K4P1
ENSG00000231549.1	USMG5P1
ENSG00000233254.1	RPL21P134
ENSG00000248503.2	RP5-1000K24.2
ENSG00000227581.2	RP13-140E4.1
ENSG00000261295.1	RP11-524D16__A.3
ENSG00000178146.9	RP1-232L22__B.1
ENSG00000158164.6	TMSB15A
ENSG00000179363.6	TMEM31
ENSG00000133124.11	IRS4
ENSG00000227008.2	RP3-417G15.1
ENSG00000176289.4	IDSP1
ENSG00000268089.2	GABRQ
ENSG00000260081.1	RP11-66N11.8
ENSG00000228616.1	RP11-66N11.7
ENSG00000184844.6	CYCSP45
ENSG00000261773.1	WI2-89031B12.1
ENSG00000168939.11	SPRY3
ENSG00000169084.13_PAR_Y	DHRSX
ENSG00000214717.10_PAR_Y	ZBED1
ENSG00000235001.3	EIF4A1P2
ENSG00000215414.4	PSMA6P1
