## Supplementary material for "Genetic and environmental regulation of caudate nucleus transcriptome: insight into schizophrenia risk and the dopamine system": Data S6: module9_genes.csv

gene_id	gene_name
ENSG00000228463.9	AP006222.2
ENSG00000217801.9	RP11-465B22.3
ENSG00000252254.1	Y_RNA
ENSG00000234546.3	RP3-510D11.2
ENSG00000263793.1	MIR3115
ENSG00000231344.1	RP3-426I6.2
ENSG00000252777.1	SCARNA24
ENSG00000241014.1	RP11-244H3.1
ENSG00000252368.1	RNA5SP43
ENSG00000227416.2	RP11-109P14.2
ENSG00000279667.1	RP11-656D10.7
ENSG00000234315.1	OSTCP5
ENSG00000261196.1	CYP4A43P
ENSG00000232514.1	RP11-329A14.2
ENSG00000232846.1	SLC25A6P3
ENSG00000213735.2	ANAPC10P1
ENSG00000225183.1	RP4-758J24.4
ENSG00000233203.6	RP11-67L3.4
ENSG00000236888.1	RPS20P5
ENSG00000200575.1	RNU6-414P
ENSG00000212360.1	RNU6-1177P
ENSG00000236646.1	LAMTOR5P1
ENSG00000242860.3	RN7SL180P
ENSG00000227207.2	RPL31P12
ENSG00000233894.1	RP4-650F12.2
ENSG00000252338.1	RNU6-503P
ENSG00000227960.1	RP5-837I24.6
ENSG00000233008.5	RP11-475O6.1
ENSG00000236915.1	RP4-651E10.4
ENSG00000207379.1	Y_RNA
ENSG00000224093.5	RP5-1033H22.2
ENSG00000212248.1	RNU6-750P
ENSG00000234257.1	SOD2P1
ENSG00000188761.11	BCL2L15
ENSG00000215930.1	MIR942
ENSG00000236804.1	RPS3AP12
ENSG00000229570.2	GAPDHP58
ENSG00000226443.3	GAPDHP32
ENSG00000275064.1	CH17-262O2.1
ENSG00000236806.1	RPL7AP15
ENSG00000273059.1	XXyac-YX155B6.7
ENSG00000274372.4	RP11-94I2.4
ENSG00000200175.1	RNU6-1309P
ENSG00000227045.1	RP11-98D18.1
ENSG00000236940.1	RP11-98D18.7
ENSG00000264349.1	MIR4258
ENSG00000283696.1	RP11-122G18.12
ENSG00000225171.2	DUTP6
ENSG00000198821.10	CD247
ENSG00000273160.1	RP11-104L21.3
ENSG00000200674.1	RN7SKP160
ENSG00000252552.1	RNU6-307P
ENSG00000201347.1	RNA5SP69
ENSG00000266417.1	MIR4424
ENSG00000179452.2	GM140
ENSG00000201421.1	Y_RNA
ENSG00000252612.1	Y_RNA
ENSG00000234871.1	LINC01032
ENSG00000234473.1	ZNF101P2
ENSG00000275207.1	MIR6740
ENSG00000236523.2	NPM1P40
ENSG00000231507.1	LINC01353
ENSG00000225522.2	RP11-203F10.1
ENSG00000261000.1	RP11-534L20.5
ENSG00000227887.1	RPS26P13
ENSG00000236317.1	RP11-348H3.5
ENSG00000213033.4	AURKAPS1
ENSG00000243709.1	LEFTY1
ENSG00000215812.5	ZNF847P
ENSG00000226014.1	RP11-467I20.4
ENSG00000231440.1	RP11-467I20.6
ENSG00000223963.2	THAP12P8
ENSG00000231612.1	RP11-522M21.3
ENSG00000237667.5	LINC01115
ENSG00000227364.1	AC018685.2
ENSG00000271868.1	RP11-1293J14.1
ENSG00000272002.1	RP11-557L19.1
ENSG00000229727.6	AC013460.1
ENSG00000134317.17	GRHL1
ENSG00000238735.1	RNU7-113P
ENSG00000279307.2	RP11-130L8.3
ENSG00000231948.2	HS1BP3-IT1
ENSG00000276087.1	RP11-507M3.1
ENSG00000242628.5	AC009228.1
ENSG00000227133.1	AC011742.5
ENSG00000230730.1	AC074011.2
ENSG00000163806.15	SPDYA
ENSG00000264994.1	SNORD92
ENSG00000242699.3	RN7SL516P
ENSG00000214711.9	CAPN14
ENSG00000199603.1	RNU6-951P
ENSG00000223922.1	ASS1P2
ENSG00000143921.6	ABCG8
ENSG00000241791.3	RN7SL817P
ENSG00000279254.1	RP11-536C12.1
ENSG00000222005.8	LINC01118
ENSG00000207923.1	MIR559
ENSG00000235369.1	RPL36AP15
ENSG00000201076.1	RNU4-51P
ENSG00000232403.1	RP11-511I11.1
ENSG00000242412.1	DBIL5P2
ENSG00000224606.1	TGFA-IT1
ENSG00000263909.1	MIR5000
ENSG00000265420.1	MIR4779
ENSG00000225933.1	AC133965.1
ENSG00000229604.2	MTATP8P2
ENSG00000236969.2	GGT8P
ENSG00000278631.1	RP11-71B7.1
ENSG00000234169.1	AC092168.3
ENSG00000228488.1	AC092168.4
ENSG00000271590.1	RP11-181E10.3
ENSG00000226928.1	RPS14P4
ENSG00000266063.1	MIR4771-2
ENSG00000234997.1	AC016745.3
ENSG00000229758.2	DYNLT3P2
ENSG00000229797.1	AC140481.8
ENSG00000273073.1	RP11-109E12.1
ENSG00000271179.1	RP11-629P16.1
ENSG00000235651.1	AC064850.4
ENSG00000231890.7	DARS-AS1
ENSG00000241772.2	AC092620.2
ENSG00000226939.1	AC062021.1
ENSG00000233329.1	AC068287.1
ENSG00000235949.1	AC061961.2
ENSG00000212410.1	RNU6-932P
ENSG00000237327.1	UPP2-IT1
ENSG00000275141.1	MIR6888
ENSG00000230783.1	AC009961.2
ENSG00000153246.12	PLA2R1
ENSG00000206869.1	SNORA70F
ENSG00000229827.1	AC093899.3
ENSG00000214369.2	AC009967.3
ENSG00000252027.1	RNU6ATAC14P
ENSG00000226747.6	AC007966.1
ENSG00000188738.13	FSIP2
ENSG00000272966.1	RP11-686O6.1
ENSG00000270664.1	RP11-544H14.1
ENSG00000252485.1	Vault
ENSG00000231653.1	AC010731.3
ENSG00000263468.1	hsa-mir-3130-1
ENSG00000237194.1	SNAI1P1
ENSG00000278004.1	Pinc
ENSG00000231035.1	RPL7L1P9
ENSG00000235024.1	AC097468.7
ENSG00000123999.4	INHA
ENSG00000228973.1	AC009955.8
ENSG00000206725.1	RNU6-1027P
ENSG00000182177.13	ASB18
ENSG00000202341.1	RNU6-1051P
ENSG00000124835.2	AC105760.3
ENSG00000274346.1	RP11-40B20.1
ENSG00000225521.1	AC005237.4
ENSG00000280119.1	AC093642.1
ENSG00000271153.1	RPL23AP88
ENSG00000229241.1	PNPT1P1
ENSG00000234325.1	MRPS10P2
ENSG00000232901.1	CYCSP10
ENSG00000224771.1	ATP2B2-IT2
ENSG00000225026.1	AC091492.2
ENSG00000207163.1	RNU6-905P
ENSG00000263573.1	MIR4270
ENSG00000232953.1	HSPA8P18
ENSG00000201545.1	RNU4-85P
ENSG00000231395.1	AC124914.3
ENSG00000201713.1	RNA5SP125
ENSG00000230480.1	AC093142.2
ENSG00000215004.3	MESTP4
ENSG00000276147.1	MIR548AY
ENSG00000202175.1	RNA5SP128
ENSG00000234073.1	AC011816.1
ENSG00000168356.11	SCN11A
ENSG00000222942.1	RN7SKP58
ENSG00000212145.2	U8
ENSG00000271941.1	RP11-188P20.3
ENSG00000199591.1	Y_RNA
ENSG00000164049.14	FBXW12
ENSG00000273493.1	RP11-80H18.4
ENSG00000244383.1	FAM3D-AS1
ENSG00000225662.2	RP11-1036F1.1
ENSG00000244632.3	RN7SL863P
ENSG00000243410.1	RP11-245J9.4
ENSG00000272181.1	RP11-245J9.6
ENSG00000242516.1	LINC00960
ENSG00000199520.1	RNU6-386P
ENSG00000241535.1	CBX5P1
ENSG00000250562.1	RPL38P4
ENSG00000239462.1	CTD-2021J15.1
ENSG00000241634.1	RP11-381E24.1
ENSG00000240375.1	VPS26AP1
ENSG00000270880.1	RP11-255E6.5
ENSG00000241596.1	RP11-326J18.1
ENSG00000250174.5	MYLK-AS2
ENSG00000264986.1	MIR5092
ENSG00000222627.1	RNU2-37P
ENSG00000278658.1	MIR6826
ENSG00000251287.8	ALG1L2
ENSG00000248243.1	RP11-93K22.13
ENSG00000250608.1	RP11-933H2.4
ENSG00000241905.1	NDUFS6P1
ENSG00000280399.1	RP11-80P20.3
ENSG00000214280.3	RP11-553K23.2
ENSG00000249417.1	RP11-438D8.2
ENSG00000242104.4	RP11-340E6.1
ENSG00000240012.1	SLC9A9-AS1
ENSG00000241993.1	RPL38P1
ENSG00000244089.1	HMGB1P30
ENSG00000244265.1	SIAH2-AS1
ENSG00000199994.1	RNA5SP145
ENSG00000241336.1	LINC01487
ENSG00000242790.1	RP11-451G4.3
ENSG00000283245.1	SCHIP1
ENSG00000242285.1	RPL6P8
ENSG00000241882.1	RP11-637O11.2
ENSG00000222357.1	RNU2-20P
ENSG00000207717.1	MIR551B
ENSG00000226765.1	RPSAP33
ENSG00000269984.1	RP11-362K14.5
ENSG00000231888.1	MTND5P15
ENSG00000273261.1	RP11-531F16.4
ENSG00000207505.1	RNU6-1105P
ENSG00000238077.1	NMNAT1P3
ENSG00000253548.1	PYDC2
ENSG00000229178.1	AC069513.4
ENSG00000206644.1	RNU6-1279P
ENSG00000199306.1	RNU6-858P
ENSG00000232832.1	LMLN-AS1
ENSG00000249025.1	ZNF519P4
ENSG00000251639.2	RP11-20I20.1
ENSG00000251075.1	HTT-AS
ENSG00000251408.1	RP11-586D19.2
ENSG00000261490.1	RP11-448G15.3
ENSG00000264931.1	MIR3138
ENSG00000250098.1	RP11-22A3.1
ENSG00000250634.5	LINC01182
ENSG00000224569.3	RP11-341G5.2
ENSG00000248698.5	LINC01085
ENSG00000251679.1	RP11-669M16.2
ENSG00000249988.1	RP11-669M16.1
ENSG00000249252.5	RP11-665G4.1
ENSG00000200455.1	RNU6-1112P
ENSG00000272862.1	RP11-814H16.2
ENSG00000200741.1	RNA5SP161
ENSG00000207448.1	RNU6-520P
ENSG00000248117.1	MINOS1P4
ENSG00000214988.4	RPL7AP26
ENSG00000227304.3	RP11-791G16.2
ENSG00000258013.2	RPL3P13
ENSG00000212226.1	RNU6-907P
ENSG00000252087.1	RN7SKP248
ENSG00000180245.4	RRH
ENSG00000183423.11	LRIT3
ENSG00000201186.1	RNU4-33P
ENSG00000260091.1	RP11-33B1.4
ENSG00000207155.1	RNY1P14
ENSG00000242134.2	RPL5P13
ENSG00000264274.1	MIR4799
ENSG00000240014.3	RN7SL254P
ENSG00000248521.1	RP11-174F8.1
ENSG00000270883.1	RP11-461L13.5
ENSG00000283468.1	MIR4454
ENSG00000250547.1	RP11-719L21.1
ENSG00000273449.1	RP11-218F10.3
ENSG00000250726.1	RP11-616K6.1
ENSG00000249096.6	RP11-290F5.1
ENSG00000249731.1	RP11-259O2.3
ENSG00000251568.1	ALG3P1
ENSG00000250808.1	MTCO2P30
ENSG00000251365.1	RP11-332J15.3
ENSG00000272071.1	RP11-332J15.4
ENSG00000279698.1	CTD-2201E9.3
ENSG00000248525.2	CTD-2001E22.1
ENSG00000271715.1	CTD-2256P15.5
ENSG00000252341.1	Y_RNA
ENSG00000216077.3	MIR887
ENSG00000253766.1	RP11-804N13.1
ENSG00000272103.1	CTD-2653M23.3
ENSG00000250418.1	RP11-503D12.1
ENSG00000223003.1	RNA5SP184
ENSG00000248271.1	PGAM1P1
ENSG00000240412.1	RPL5P15
ENSG00000250148.1	KRT8P31
ENSG00000251648.2	CTD-2353N24.1
ENSG00000249352.4	RP11-141O11.2
ENSG00000253985.1	RP11-136K7.3
ENSG00000244061.1	RP11-389C8.1
ENSG00000249777.1	SAP18P1
ENSG00000171643.13	S100Z
ENSG00000249655.1	CTC-325J23.2
ENSG00000243385.2	CTD-2110K23.1
ENSG00000207452.1	RNU6-606P
ENSG00000250555.2	CTC-467M3.2
ENSG00000250551.1	RP11-254I22.1
ENSG00000250162.1	CSNK1A1P3
ENSG00000248757.2	CTD-2193G5.1
ENSG00000249921.2	CTC-329H14.1
ENSG00000246859.2	STARD4-AS1
ENSG00000251099.2	CTD-2367A17.1
ENSG00000248430.1	HMGB3P16
ENSG00000272265.1	CTD-2287O16.4
ENSG00000239528.1	RPS14P8
ENSG00000250603.1	CTC-228N24.2
ENSG00000264563.1	MIR4633
ENSG00000265691.1	MIR4460
ENSG00000263963.1	MIR4461
ENSG00000254363.6	CTB-131B5.5
ENSG00000254996.5	ANKHD1-EIF4EBP3
ENSG00000279726.1	AC005609.16
ENSG00000279068.1	CH17-140K24.5
ENSG00000277795.1	AC005752.10
ENSG00000271871.1	AC005740.6
ENSG00000248493.1	AC005351.1
ENSG00000271795.1	CTC-251D13.1
ENSG00000200275.1	RNA5SP199
ENSG00000252794.1	RN7SKP60
ENSG00000253946.1	CTC-425K20.1
ENSG00000254171.1	RP11-67M9.1
ENSG00000279739.1	CTB-105N12.2
ENSG00000207739.1	MIR218-2
ENSG00000213328.3	RP11-281O15.2
ENSG00000249876.1	CTC-563A5.4
ENSG00000229721.3	RP11-252I14.1
ENSG00000271911.1	RP11-532F6.5
ENSG00000202313.1	RNU1-64P
ENSG00000238987.1	RNU7-133P
ENSG00000214027.3	ARPC3P5
ENSG00000232947.1	RP11-401E14.2
ENSG00000217585.1	RP1-13D10.5
ENSG00000182477.5	OR2B8P
ENSG00000276302.1	RP5-874C20.8
ENSG00000272236.1	XXbac-BPG170G13.32
ENSG00000237285.1	HNRNPA1P2
ENSG00000265123.2	RN7SL200P
ENSG00000239953.3	RN7SL273P
ENSG00000226454.1	RP3-462C17.1
ENSG00000237686.6	RP5-1120P11.1
ENSG00000242973.6	RP11-446F17.3
ENSG00000271227.1	RP1-152L7.8
ENSG00000124743.5	KLHL31
ENSG00000227885.1	RP11-79N23.1
ENSG00000212017.2	MIR548U
ENSG00000283352.1	GUSBP1
ENSG00000223389.1	SDCBP2P1
ENSG00000201464.1	Y_RNA
ENSG00000279616.1	RP1-102H19.7
ENSG00000213204.8	RP3-382I10.7
ENSG00000234426.1	RP11-459O1.2
ENSG00000274603.1	Y_RNA
ENSG00000187772.7	LIN28B
ENSG00000212587.1	SNORA40
ENSG00000271607.1	RP3-418A9.3
ENSG00000272356.1	RP5-1112D6.8
ENSG00000220392.1	FCF1P5
ENSG00000201386.1	RNU6-1163P
ENSG00000220694.2	RP3-403A15.1
ENSG00000189367.14	KIAA0408
ENSG00000223542.1	RP1-283K11.3
ENSG00000238059.1	HSPE1P21
ENSG00000218213.1	FTH1P26
ENSG00000278744.1	CTA-444M12.3
ENSG00000236700.5	LINC01010
ENSG00000216642.1	RP1-95L4.3
ENSG00000278206.1	RP1-20N2.8
ENSG00000229036.7	VDAC1P8
ENSG00000283122.1	HYMAI
ENSG00000222971.1	RNA5SP222
ENSG00000272397.1	RP11-497D6.5
ENSG00000219553.2	RP1-281H8.3
ENSG00000218631.1	RP3-395C13.1
ENSG00000213076.3	yR211F11.2
ENSG00000175003.12	SLC22A1
ENSG00000261420.1	RP1-168L15.5
ENSG00000280057.1	RP1-168L15.6
ENSG00000231654.1	RPS6KA2-AS1
ENSG00000272980.4	RP11-517H2.6
ENSG00000226194.5	RP1-137D17.1
ENSG00000230444.1	TFAMP1
ENSG00000218823.1	PAPOLB
ENSG00000122543.10	OCM
ENSG00000230435.1	AC004160.4
ENSG00000273237.1	CTB-119C2.1
ENSG00000223813.2	AC007255.8
ENSG00000281593.1	GS1-114I9.3
ENSG00000106125.14	FAM188B
ENSG00000252821.1	RNU6-388P
ENSG00000234457.1	AC006960.5
ENSG00000260070.1	RP11-182J23.1
ENSG00000241756.3	RN7SL83P
ENSG00000273444.1	RP5-1147A1.2
ENSG00000229403.1	RP4-718N17.2
ENSG00000242650.3	RN7SL292P
ENSG00000236574.1	RP11-340I6.4
ENSG00000223558.1	TRIM60P17
ENSG00000228014.1	ZNF680P1
ENSG00000270948.1	RP11-460N20.7
ENSG00000222432.1	Y_RNA
ENSG00000230614.3	DYNLL1P7
ENSG00000236610.1	SOCS5P1
ENSG00000227646.7	STEAP2-AS1
ENSG00000223584.1	TVP23CP1
ENSG00000223665.1	CTB-111F10.1
ENSG00000279067.1	GS1-25M2.1
ENSG00000272950.1	RP11-307C18.1
ENSG00000021461.16	CYP3A43
ENSG00000237640.1	RP4-604G5.1
ENSG00000199711.1	Y_RNA
ENSG00000235926.1	RP13-650G11.1
ENSG00000213385.3	RP11-577H5.1
ENSG00000273055.1	CTB-13F3.1
ENSG00000225358.1	MIPEPP1
ENSG00000282859.1	CTA-250D13.1
ENSG00000272230.1	MIR3666
ENSG00000242593.5	RP5-921G16.1
ENSG00000234071.1	RP11-420H19.1
ENSG00000224981.1	AC000367.1
ENSG00000272915.1	RP11-62J1.4
ENSG00000201041.1	RNA5SP242
ENSG00000252866.1	RNA5SP243
ENSG00000275106.1	RP11-309L24.10
ENSG00000277269.1	MESTIT1_1
ENSG00000276137.1	MIR6133
ENSG00000231098.1	AC008154.4
ENSG00000207597.1	MIR490
ENSG00000228031.2	AC078842.3
ENSG00000240031.1	OR9A3P
ENSG00000239992.1	TRBVA
ENSG00000249912.1	TRBV26
ENSG00000241911.1	TRBVB
ENSG00000211752.3	TRBV27
ENSG00000237254.2	TRBV30
ENSG00000199370.2	U3
ENSG00000181652.18	ATG9B
ENSG00000241959.3	RN7SL76P
ENSG00000283339.1	RP11-5C23.4
ENSG00000224903.1	AC005534.8
ENSG00000207960.1	MIR153-2
ENSG00000273593.1	MIR7160
ENSG00000253162.1	RP11-279L11.1
ENSG00000244427.1	RP11-52B19.1
ENSG00000263407.1	MIR4660
ENSG00000270076.1	AF131215.8
ENSG00000205882.8	DEFB134
ENSG00000244289.1	RPS3AP35
ENSG00000266206.1	MIR3926-1
ENSG00000249258.2	RP11-468H14.2
ENSG00000253891.1	RP11-203E8.1
ENSG00000273836.1	MIR6842
ENSG00000253793.1	RP11-293D9.2
ENSG00000279099.1	RP11-595O22.1
ENSG00000253437.1	RNU6-988P
ENSG00000253943.1	KRT18P37
ENSG00000207369.1	RNU6-665P
ENSG00000207450.1	Y_RNA
ENSG00000222522.1	RNU6-519P
ENSG00000260955.2	RP11-30L15.6
ENSG00000201231.1	RNU4-50P
ENSG00000253726.1	RP11-313C15.1
ENSG00000253833.1	RP11-367E12.4
ENSG00000266502.1	MIR5681A
ENSG00000283188.1	MIR2052
ENSG00000253349.1	COX6B1P6
ENSG00000248858.7	FLJ46284
ENSG00000272249.1	KB-1958F4.2
ENSG00000260640.1	KB-1000E4.2
ENSG00000278914.1	KB-1517D11.3
ENSG00000253468.1	KB-1517D11.2
ENSG00000251013.1	GAPDHP62
ENSG00000252593.1	RNU6-1224P
ENSG00000240271.1	RP11-200A13.2
ENSG00000266324.1	MIR4663
ENSG00000283172.1	hsa-mir-548d-1
ENSG00000245149.3	RNF139-AS1
ENSG00000206695.1	RNU6-442P
ENSG00000207582.1	MIR30B
ENSG00000254372.1	RP11-343P9.1
ENSG00000277332.1	AC145123.2
ENSG00000104499.6	GML
ENSG00000253421.1	ZNHIT1P1
ENSG00000236496.2	GPS2P1
ENSG00000229184.2	ATP5HP2
ENSG00000228166.1	MTND1P11
ENSG00000224083.1	MTCO1P11
ENSG00000235917.1	MTCO2P11
ENSG00000228097.1	MTATP6P11
ENSG00000236254.1	MTND4P14
ENSG00000230225.1	MTND5P14
ENSG00000273056.1	RP11-77E14.2
ENSG00000254396.1	RP11-56F10.3
ENSG00000223162.1	RNA5SP280
ENSG00000215966.1	MIR876
ENSG00000231193.1	RP11-462B18.2
ENSG00000224802.2	TUBB4BP2
ENSG00000226055.2	PAICSP1
ENSG00000215165.3	TCEA1P3
ENSG00000229707.1	SKP1P3
ENSG00000231390.1	SNX18P8
ENSG00000223839.7	FAM95B1
ENSG00000278001.1	RP11-157L3.11
ENSG00000238529.1	RNU6-599P
ENSG00000277869.1	RP11-250H24.7
ENSG00000223602.2	AC125634.1
ENSG00000184659.5	FOXD4L4
ENSG00000276203.4	ANKRD20A3
ENSG00000275030.1	RNU6-538P
ENSG00000274098.1	RN7SL787P
ENSG00000222465.1	RNU2-5P
ENSG00000270627.1	RP11-216F5.1
ENSG00000202523.1	Y_RNA
ENSG00000231007.5	CDC20P1
ENSG00000230147.2	RP11-305L7.5
ENSG00000229065.1	RP11-80I15.4
ENSG00000271086.5	NAMA
ENSG00000234502.2	FYTTD1P1
ENSG00000235248.2	OR13C1P
ENSG00000232486.1	RP11-18B3.2
ENSG00000206658.1	RNU6-1039P
ENSG00000243911.3	RN7SL430P
ENSG00000207814.1	MIR147A
ENSG00000266583.1	MIR4478
ENSG00000257524.5	RP11-203J24.9
ENSG00000179082.3	C9orf106
ENSG00000268615.1	RP11-65J3.15
ENSG00000223795.2	RP11-473E2.2
ENSG00000228877.2	RP11-473E2.4
ENSG00000268996.3	MAN1B1-AS1
ENSG00000229869.1	RP11-363N22.2
ENSG00000234306.1	RP11-271F18.1
ENSG00000202508.1	Y_RNA
ENSG00000223928.1	RP11-183E9.2
ENSG00000234788.1	HSPA8P3
ENSG00000235843.1	RP13-16H11.5
ENSG00000216035.1	MIR938
ENSG00000230125.1	EEF1A1P39
ENSG00000272914.1	RP11-330O11.3
ENSG00000253070.1	RNU6-794P
ENSG00000200097.1	RNU6-1167P
ENSG00000224761.4	RP11-508N22.9
ENSG00000238263.1	RP11-402L1.12
ENSG00000230565.1	ZNF32-AS2
ENSG00000234504.2	RP11-285G1.2
ENSG00000231964.1	RP11-67C2.2
ENSG00000226200.6	SGMS1-AS1
ENSG00000236958.1	RP11-264A11.1
ENSG00000239942.2	RN7SL394P
ENSG00000283551.1	SNORD98
ENSG00000214875.2	MED28P1
ENSG00000199201.1	Y_RNA
ENSG00000242338.6	BMS1P4
ENSG00000270087.5	RP11-399K21.11
ENSG00000236797.1	SPA17P1
ENSG00000199664.1	RNU6-1266P
ENSG00000229569.1	RP11-481G8.2
ENSG00000185303.15	SFTPA2
ENSG00000219430.2	MBL3P
ENSG00000226676.1	RP11-589B3.6
ENSG00000273372.1	SFTPD-AS1
ENSG00000279910.1	RP11-113E21.2
ENSG00000272631.1	RP11-359E3.4
ENSG00000275015.1	RP11-129G17.2
ENSG00000263436.1	MIR3158-1
ENSG00000222051.1	RNU6-1165P
ENSG00000212413.1	RNU11-3P
ENSG00000270589.1	RP11-348N5.7
ENSG00000238380.1	RNU7-165P
ENSG00000230131.5	RP11-282I1.1
ENSG00000275327.1	RP11-234G16.4
ENSG00000275005.1	RP11-234G16.5
ENSG00000222997.1	Y_RNA
ENSG00000229081.1	LINC01165
ENSG00000255232.1	RP11-438N5.4
ENSG00000254444.1	RP11-290F24.3
ENSG00000188124.2	OR2AG2
ENSG00000184933.4	OR6A2
ENSG00000283415.1	RP11-413N10.3
ENSG00000255309.1	RP11-756D7.1
ENSG00000246225.6	RP11-17A1.3
ENSG00000254560.5	BBOX1-AS1
ENSG00000213693.4	SEC14L1P1
ENSG00000254714.1	RP11-163O19.1
ENSG00000208009.1	MIR130A
ENSG00000283326.1	MIR6860
ENSG00000254792.1	RP11-119D9.4
ENSG00000206587.1	RNU6-46P
ENSG00000254610.2	RP5-903G2.2
ENSG00000244411.3	KRTAP5-7
ENSG00000239481.1	RPS3AP41
ENSG00000254805.1	SNRPCP14
ENSG00000276109.1	RP11-169D4.3
ENSG00000254460.1	RP11-939C17.4
ENSG00000274004.1	H19_3
ENSG00000255222.1	SETP17
ENSG00000269895.1	AP000654.4
ENSG00000280385.1	AP000648.5
ENSG00000280167.1	RP11-867G2.4
ENSG00000254534.1	RP11-748H22.2
ENSG00000243431.1	RPL5P30
ENSG00000254590.1	RP11-334E6.2
ENSG00000263873.1	RP11-334E6.12
ENSG00000254561.3	RP11-196E1.3
ENSG00000255341.1	OR8Q1P
ENSG00000154143.2	PANX3
ENSG00000254941.1	RP11-677M14.5
ENSG00000272981.1	CTD-2234N14.2
ENSG00000272642.1	CTD-2234N14.1
ENSG00000255369.1	RP11-740D6.3
ENSG00000254842.6	RP11-890B15.2
ENSG00000279189.1	RP11-861E23.2
ENSG00000203593.3	RP5-1096D14.6
ENSG00000256837.1	CACNA1C-IT1
ENSG00000203648.3	AC007618.3
ENSG00000278356.1	RP11-372B4.3
ENSG00000239701.1	RP3-461F17.1
ENSG00000282080.1	RP11-69M1.8
ENSG00000255581.1	RP11-69M1.4
ENSG00000282022.1	RP11-259O18.5
ENSG00000225231.1	AC091814.2
ENSG00000257016.1	SLC25A39P2
ENSG00000256651.1	RP11-144O23.8
ENSG00000275119.1	RP11-711K1.8
ENSG00000237303.2	HIGD1AP8
ENSG00000256339.1	RP11-233G1.4
ENSG00000200885.1	RNU1-146P
ENSG00000283582.1	RP11-49G2.4
ENSG00000276136.1	RP11-50I19.2
ENSG00000256070.1	RP11-56H16.1
ENSG00000229899.1	AC084290.2
ENSG00000278896.1	RP11-474P2.7
ENSG00000276691.1	RP5-1057I20.5
ENSG00000221604.1	MIR1293
ENSG00000212496.1	RNU6-1093P
ENSG00000278451.1	RP11-923I11.8
ENSG00000258086.1	RP11-753H16.5
ENSG00000139547.7	RDH16
ENSG00000269903.1	RP11-571M6.18
ENSG00000207546.1	MIR548C
ENSG00000256420.1	OSBPL9P4
ENSG00000257241.1	RP11-611E13.3
ENSG00000257604.1	RP11-359M6.2
ENSG00000207763.1	MIR617
ENSG00000252207.1	RNA5SP365
ENSG00000252823.1	RNU6-148P
ENSG00000258172.1	RP11-1105G2.4
ENSG00000222890.1	RNU6-1068P
ENSG00000201382.1	RNU6-558P
ENSG00000275467.1	RP11-240G22.4
ENSG00000257279.1	RP11-231I16.1
ENSG00000244112.3	RN7SL508P
ENSG00000278250.1	Metazoa_SRP
ENSG00000219355.2	RPL31P52
ENSG00000277423.1	RP11-173P15.9
ENSG00000255946.1	RP11-173P15.7
ENSG00000274191.1	RP11-324E6.10
ENSG00000279953.1	RP11-338K17.5
ENSG00000256596.1	RP11-522N14.2
ENSG00000241129.3	RPL22P19
ENSG00000256001.1	RP11-575F12.2
ENSG00000274695.1	RP11-21K12.3
ENSG00000280196.1	RP11-572C21.2
ENSG00000279146.1	RP11-117L5.3
ENSG00000242381.3	RN7SL741P
ENSG00000223460.1	GAPDHP69
ENSG00000237637.1	FRY-AS1
ENSG00000277151.1	RP11-380B4.3
ENSG00000276672.1	RP11-142E9.1
ENSG00000261728.1	RP11-307O13.1
ENSG00000252812.1	RN7SKP2
ENSG00000234689.1	LINC00444
ENSG00000276968.1	RP11-90M2.5
ENSG00000224510.2	POLR2KP2
ENSG00000232872.2	CTAGE3P
ENSG00000271287.1	BCRP9
ENSG00000206922.1	RNU6-80P
ENSG00000225203.2	RP11-182M20.2
ENSG00000223458.2	LMO7DN-IT1
ENSG00000266052.1	MIR4500
ENSG00000229622.1	MTND5P2
ENSG00000232373.2	MTCYBP3
ENSG00000236554.1	ASNSP3
ENSG00000278445.1	RP11-255P5.3
ENSG00000252550.1	SNORA25
ENSG00000275741.1	RP11-40E6.1
ENSG00000226903.1	LINC00354
ENSG00000200072.1	SNORD44
ENSG00000260385.1	RP11-450H6.3
ENSG00000277545.1	RP11-73M11.3
ENSG00000211855.1	TRAJ34
ENSG00000211864.2	TRAJ25
ENSG00000211881.1	TRAJ8
ENSG00000211887.2	TRAJ2
ENSG00000252347.1	RNU6-1046P
ENSG00000258643.5	BCL2L2-PABPN1
ENSG00000258474.1	RP11-187E13.1
ENSG00000258386.1	RP11-187E13.2
ENSG00000240392.1	RPL9P3
ENSG00000258783.1	KRT18P6
ENSG00000252919.1	Y_RNA
ENSG00000259155.2	RP11-831F12.3
ENSG00000214900.9	LINC01588
ENSG00000243103.3	RN7SL452P
ENSG00000168229.3	PTGDR
ENSG00000261208.1	RP11-452D12.1
ENSG00000258896.1	SCOCP1
ENSG00000206870.1	RNU6-398P
ENSG00000247287.2	RP11-902B17.1
ENSG00000214770.2	RP11-544I20.2
ENSG00000172717.15	FAM71D
ENSG00000258565.1	BLZF2P
ENSG00000258517.1	RP6-91H8.1
ENSG00000258408.1	NT5CP2
ENSG00000270000.1	RP3-449M8.9
ENSG00000258876.1	RP11-270M14.5
ENSG00000258454.1	RP11-361H10.3
ENSG00000258915.1	BHLHB9P1
ENSG00000259066.5	RP11-371E8.4
ENSG00000271198.1	VDAC3P1
ENSG00000207942.2	MIR136
ENSG00000199069.3	MIR323A
ENSG00000283279.1	MIR376C
ENSG00000283561.1	MIR376A2
ENSG00000199020.3	MIR381
ENSG00000199025.4	MIR369
ENSG00000260792.1	RP11-982M15.8
ENSG00000237161.4	RP11-32B5.1
ENSG00000280118.1	RP11-385H1.1
ENSG00000261426.1	AC144833.1
ENSG00000259152.1	RP11-100M12.2
ENSG00000258853.1	RP11-30G8.1
ENSG00000259299.1	RP11-37J13.1
ENSG00000259690.1	CTD-3118D7.1
ENSG00000229389.2	CTD-2022H16.1
ENSG00000225930.3	DKFZP434L187
ENSG00000261708.1	DNM1P32
ENSG00000270789.1	RP11-632K20.8
ENSG00000259217.2	RP11-702M1.2
ENSG00000259280.1	RP11-122D10.1
ENSG00000259326.1	RP11-102L12.2
ENSG00000259450.1	RP11-265N7.1
ENSG00000259447.1	RP11-462P6.1
ENSG00000259390.2	RP11-27M9.1
ENSG00000278621.1	CTD-2033D15.3
ENSG00000261136.1	RP11-37C7.3
ENSG00000259432.1	RP11-37C7.2
ENSG00000273786.1	RP11-133K1.11
ENSG00000279537.1	RP11-133K1.8
ENSG00000279409.1	RP11-133K1.9
ENSG00000280036.1	RP11-540O11.8
ENSG00000222398.1	RNU6-554P
ENSG00000221792.1	MIR1282
ENSG00000207516.1	SNORA41
ENSG00000238819.1	SNORD11
ENSG00000221052.3	MIR1266
ENSG00000261823.1	RP11-48G14.1
ENSG00000261219.1	RP11-344A16.2
ENSG00000225798.1	AC025918.2
ENSG00000274340.1	RP11-435J9.2
ENSG00000259316.9	CTD-2116N17.1
ENSG00000264737.1	MIR4511
ENSG00000259286.3	RP11-696L21.2
ENSG00000255346.9	NOX5
ENSG00000273851.1	RP11-809H16.3
ENSG00000279373.1	RP11-650L12.4
ENSG00000279394.1	RP11-81A1.4
ENSG00000208003.1	MIR549A
ENSG00000265855.1	MIR4514
ENSG00000273920.1	RP11-761I4.5
ENSG00000259609.1	RP11-342A23.1
ENSG00000259636.1	RP11-133L19.2
ENSG00000259569.2	RP11-97O12.3
ENSG00000140525.17	FANCI
ENSG00000198901.13	PRC1
ENSG00000183571.10	PGPEP1L
ENSG00000278456.1	RP11-66B24.9
ENSG00000203581.7	OR1F2P
ENSG00000279031.1	LA16c-360H6.1
ENSG00000262185.1	RP11-462G12.1
ENSG00000277170.1	RP11-295D4.4
ENSG00000267070.1	RP11-10K17.6
ENSG00000242278.1	RP11-382N13.1
ENSG00000261007.2	RP11-382N13.3
ENSG00000273648.1	MIR8065
ENSG00000262151.1	RP11-876N24.2
ENSG00000260224.1	UBL5P4
ENSG00000262235.2	TMF1P1
ENSG00000207639.1	MIR193B
ENSG00000263257.1	RP11-65J21.4
ENSG00000275908.1	U4atac
ENSG00000265005.1	MIR548W
ENSG00000260452.1	TPRKBP2
ENSG00000254206.5	NPIPB11
ENSG00000230267.7	HERC2P4
ENSG00000171241.8	SHCBP1
ENSG00000261131.1	RP11-93O14.2
ENSG00000222268.1	RNA5SP425
ENSG00000245768.6	RP11-410D17.2
ENSG00000244003.3	RN7SL143P
ENSG00000260451.1	GEMIN8P2
ENSG00000242423.2	RPL12P36
ENSG00000260332.1	RP11-50O21.1
ENSG00000241808.1	RPS15AP34
ENSG00000260650.1	RP11-403P17.2
ENSG00000168676.10	KCTD19
ENSG00000062038.13	CDH3
ENSG00000244378.1	RPS2P45
ENSG00000279533.1	AC009022.1
ENSG00000260015.1	RP11-510M2.5
ENSG00000252339.1	RNU6-1061P
ENSG00000263311.1	RP11-498D10.8
ENSG00000238731.1	RNU7-90P
ENSG00000197445.2	C16orf47
ENSG00000261404.5	AC009120.4
ENSG00000260896.5	PRCAT47
ENSG00000261697.5	RP11-178L8.5
ENSG00000261193.1	RP11-863P13.5
ENSG00000187741.14	FANCA
ENSG00000262228.2	RP11-676J12.4
ENSG00000267129.1	OR1AC1P
ENSG00000257950.3	P2RX5-TAX1BP3
ENSG00000262823.1	RP13-580F15.2
ENSG00000233852.1	AC005304.1
ENSG00000266744.1	RP11-131K5.1
ENSG00000252305.1	SNORA74
ENSG00000266667.1	RP11-849N15.4
ENSG00000214946.13	TBC1D26
ENSG00000199674.1	RNU6-862P
ENSG00000235554.1	AC005822.1
ENSG00000252446.1	RNU6-405P
ENSG00000265263.1	RP11-135L13.4
ENSG00000283675.1	snoMe28S-Am2634
ENSG00000228983.8	SLC47A1P1
ENSG00000266369.1	RP11-344E13.4
ENSG00000265881.1	PDLIM1P2
ENSG00000265043.1	RP11-728E14.3
ENSG00000266050.2	RP11-822E23.6
ENSG00000266313.1	RP11-173M1.4
ENSG00000007171.16	NOS2
ENSG00000266202.1	RP1-66C13.4
ENSG00000109072.13	VTN
ENSG00000265840.1	AC010761.10
ENSG00000264958.2	ALOX12P1
ENSG00000264598.1	RP1-29G21.1
ENSG00000265356.2	RP11-17M24.3
ENSG00000276508.1	CTD-3194G12.1
ENSG00000274419.6	TBC1D3D
ENSG00000274615.1	CH17-258A22.4
ENSG00000278599.5	TBC1D3E
ENSG00000261886.1	RP11-63A1.1
ENSG00000264999.1	MIR5089
ENSG00000277198.1	RN7SL270P
ENSG00000263293.2	THCAT158
ENSG00000207947.3	MIR152
ENSG00000248954.1	RP11-304F15.4
ENSG00000206824.1	Y_RNA
ENSG00000006283.17	CACNA1G
ENSG00000212469.1	RNU6-1158P
ENSG00000241462.1	RP11-579O24.1
ENSG00000239932.3	RN7SL606P
ENSG00000254114.1	HMGN1P28
ENSG00000202361.1	Y_RNA
ENSG00000265262.1	TRMT112P3
ENSG00000270714.1	MINOS1P2
ENSG00000263786.1	RP11-649A18.4
ENSG00000252042.1	Y_RNA
ENSG00000263843.1	RP11-649A18.12
ENSG00000241223.3	RN7SL39P
ENSG00000265413.1	RP11-789C17.1
ENSG00000266805.1	RP11-61L19.1
ENSG00000266995.1	RP11-703I16.3
ENSG00000283294.1	RP11-681B3.4
ENSG00000265787.2	CYP4F35P
ENSG00000265786.1	RP11-527H14.6
ENSG00000223023.1	Y_RNA
ENSG00000266495.1	RP11-17J14.2
ENSG00000266237.1	RP11-25D3.1
ENSG00000264911.1	RP11-107K17.2
ENSG00000263846.1	CIAPIN1P
ENSG00000265008.1	RP11-53I6.3
ENSG00000199373.1	RNA5SP453
ENSG00000207797.1	MIR187
ENSG00000265641.1	MIR3929
ENSG00000267651.1	RP11-95O2.1
ENSG00000283503.1	RP11-636O21.2
ENSG00000279319.1	RP11-693M3.1
ENSG00000267097.1	SLC14A2-AS1
ENSG00000279829.1	RP11-63I8.1
ENSG00000267524.1	RPSAP57
ENSG00000166401.14	SERPINB8
ENSG00000273584.1	RP11-861L17.4
ENSG00000279221.1	RP11-543H23.1
ENSG00000239748.3	RN7SL795P
ENSG00000282393.1	CTD-3113P16.11
ENSG00000253392.2	AC006277.2
ENSG00000274390.1	MIR6885
ENSG00000268297.1	CLEC4GP1
ENSG00000267500.1	ZNF887P
ENSG00000207613.1	MIR181C
ENSG00000269419.1	CTD-2538G9.3
ENSG00000268272.1	VN1R78P
ENSG00000268658.5	LINC00664
ENSG00000267537.1	AC005394.1
ENSG00000264515.5	CTC-525D6.1
ENSG00000267662.1	AC007796.1
ENSG00000278875.1	CTC-439O9.1
ENSG00000267552.6	CTD-2528L19.4
ENSG00000269486.2	CTC-360G5.9
ENSG00000130612.14	CYP2G1P
ENSG00000256612.7	CYP2B7P
ENSG00000278917.1	RP11-15A1.4
ENSG00000279103.1	CTC-204F22.1
ENSG00000269637.1	RPL12P41
ENSG00000265407.1	MIR4324
ENSG00000267905.5	CTD-2616J11.16
ENSG00000244071.1	RPL9P33
ENSG00000198972.3	MIRLET7E
ENSG00000213777.5	CTD-2224J9.8
ENSG00000266907.1	AC006116.22
ENSG00000267145.1	AC006116.14
ENSG00000266932.1	AC006116.13
ENSG00000267429.1	AC006116.15
ENSG00000267606.1	AC006116.21
ENSG00000268067.1	OR5AH1P
ENSG00000269699.5	ZIM2
ENSG00000268407.1	AC006115.6
ENSG00000269533.5	AC003002.6
ENSG00000268533.1	AC004076.7
ENSG00000268660.1	LETM1P2
ENSG00000252211.1	RNA5SP473
ENSG00000225640.1	RP5-1022P6.4
ENSG00000273745.1	MIR6870
ENSG00000243702.3	RN7SL638P
ENSG00000231015.1	RP5-860P4.2
ENSG00000200325.1	Y_RNA
ENSG00000231934.1	LINC01598
ENSG00000278012.1	RP1-310O13.13
ENSG00000198547.8	C20orf203
ENSG00000278035.1	RP11-234K24.6
ENSG00000213979.3	RPL7AP14
ENSG00000213959.2	RP5-1100H13.3
ENSG00000277965.1	Metazoa_SRP
ENSG00000277581.1	RP4-616B8.6
ENSG00000276169.1	MIR6871
ENSG00000240639.3	RN7SL666P
ENSG00000241229.3	RN7SL443P
ENSG00000254995.4	STX16-NPEPL1
ENSG00000238777.1	RNU7-141P
ENSG00000228340.5	MIR646HG
ENSG00000229755.1	RP5-827L5.2
ENSG00000232852.1	CICP4
ENSG00000249493.1	ANKRD20A18P
ENSG00000229962.1	AP000221.1
ENSG00000206802.1	RNU6-926P
ENSG00000232692.1	AP001596.6
ENSG00000234107.1	TPT1P1
ENSG00000236830.6	CBR3-AS1
ENSG00000230366.9	DSCR9
ENSG00000263969.2	RN7SL678P
ENSG00000263973.1	MIR4760
ENSG00000241945.7	PWP2
ENSG00000249288.1	SLC25A15P5
ENSG00000215478.8	CES5AP1
ENSG00000211683.3	KB-1572G7.3
ENSG00000100024.14	UPB1
ENSG00000228923.1	AP000355.2
ENSG00000277872.1	MIR6817
ENSG00000283225.1	MIR3199-2
ENSG00000200871.1	RNU6-810P
ENSG00000235989.3	MORC2-AS1
ENSG00000212542.1	RNA5SP496
ENSG00000273325.1	RP1-90G24.11
ENSG00000243902.6	ELFN2
ENSG00000237862.1	RP1-63G5.7
ENSG00000224279.2	RP1-199H16.6
ENSG00000224856.2	RP4-796I17.5
ENSG00000228807.1	MRPS18CP6
ENSG00000207628.3	MIR651
ENSG00000234469.4	CLDN34
ENSG00000265144.1	MIR548AM
ENSG00000230797.2	YY2
ENSG00000231011.1	RP11-494I9.1
ENSG00000201407.1	SNORA68
ENSG00000229331.1	GK-IT1
ENSG00000199226.1	RNU6-50P
ENSG00000226556.2	NPM1P49
ENSG00000235262.1	KDM5C-IT1
ENSG00000208012.1	MIRLET7F2
ENSG00000158578.18	ALAS2
ENSG00000226010.1	RP11-403E24.1
ENSG00000227534.1	RP3-323B6.1
ENSG00000200431.1	RNU4-81P
ENSG00000231963.1	PABPC1L2B-AS1
ENSG00000270223.1	RP13-36G14.4
ENSG00000224775.2	BRAFP1
ENSG00000232332.1	RP3-481A17.1
ENSG00000199051.3	MIR361
ENSG00000222440.1	RNU2-26P
ENSG00000265260.2	RN7SL74P
ENSG00000233680.4	HNRNPA1P27
ENSG00000232282.1	MTND1P32
ENSG00000237628.2	MTCO2P19
ENSG00000228316.1	MTATP6P19
ENSG00000224471.2	MTCO3P19
ENSG00000226056.1	MTND4P32
ENSG00000234886.1	MTND5P26
ENSG00000229794.2	MTCYBP32
ENSG00000231728.3	LL0XNC01-116E7.2
ENSG00000224142.1	AMMECR1-IT1
ENSG00000230502.1	CTD-2230M5.1
ENSG00000211578.3	MIR766
ENSG00000265456.1	MIR3672
ENSG00000260585.1	RP13-192B19.2
ENSG00000234592.1	RP11-41L14.1
ENSG00000227064.1	RP3-363L9.1
ENSG00000207081.1	RNU6-616P
ENSG00000207800.3	MIR504
ENSG00000238485.1	snoU13
ENSG00000261212.1	RP3-507I15.2
ENSG00000227779.1	GS1-164F24.1
ENSG00000227083.1	L29074.3
ENSG00000183171.5	RP11-49C9.2
ENSG00000277150.1	F8A3
ENSG00000224533.4	TMLHE-AS1
ENSG00000277146.1	RP11-557B9.1
