## Supplementary material for "Genetic and environmental regulation of caudate nucleus transcriptome: insight into schizophrenia risk and the dopamine system": Data S6: module9_go_enrichment.tsv

# GO	NS	enrichment	name	ratio_in_study	ratio_in_pop	p_uncorrected	depth	study_count	p_fdr_bh	study_items
GO:0035195	BP	e	gene silencing by miRNA	29/102	582/20656	1.9955304438824515e-21	10	29	2.4666751816830982e-17	406887, 406889, 406919, 406927, 406939, 406943, 406945, 406957, 406963, 407001, 407030, 442897, 442913, 442914, 494323, 494330, 574443, 574455, 574507, 664615, 693129, 693132, 693136, 723779, 768218, 100126310, 100126327, 100126331, 100126347
GO:1903231	MF	e	mRNA binding involved in posttranscriptional gene silencing	15/102	274/20656	5.873381120331365e-12	6	15	2.4914882712445653e-08	406887, 406889, 406919, 406927, 406939, 406943, 406945, 406957, 406963, 407001, 407030, 494323, 574455, 693129, 100126310
GO:0005515	MF	p	protein binding	29/102	12068/20656	9.791483211980762e-10	2	29	2.07677358926112e-06	212, 919, 2175, 3623, 4843, 5271, 5729, 6580, 7448, 9055, 9729, 10692, 23619, 29841, 30815, 55215, 64241, 79801, 146212, 152138, 170591, 245711, 349334, 389421, 440050, 440603, 474384, 654231, 729238
