## Supplementary material for "Genetic and environmental regulation of caudate nucleus transcriptome: insight into schizophrenia risk and the dopamine system": Data S6: module10_genes.csv

gene_id	gene_name
ENSG00000223181.1	RNU6-1199P
ENSG00000223764.2	RP11-54O7.3
ENSG00000225905.1	RP4-758J18.7
ENSG00000008128.22	CDK11A
ENSG00000130762.14	ARHGEF16
ENSG00000235169.7	SMIM1
ENSG00000270171.1	RP11-338N10.1
ENSG00000283611.1	RP11-84A14.6
ENSG00000173641.17	HSPB7
ENSG00000232456.1	RP11-5P18.10
ENSG00000280222.1	RP11-174G17.3
ENSG00000235185.1	RP5-1056L3.1
ENSG00000227001.3	NBPF2P
ENSG00000265422.1	MIR4684
ENSG00000227868.5	C1orf234
ENSG00000184454.6	NCMAP
ENSG00000225643.1	RP11-70P17.1
ENSG00000228172.5	RP1-317E23.3
ENSG00000223583.1	RP3-476K8.4
ENSG00000230833.1	RPEP3
ENSG00000270605.1	RP5-1092A3.4
ENSG00000186056.9	MATN1-AS1
ENSG00000233775.1	RP4-811H24.9
ENSG00000271914.1	RP4-789D17.5
ENSG00000198754.5	OXCT2
ENSG00000237899.1	RP4-739H11.3
ENSG00000234694.1	RP1-92O14.3
ENSG00000117399.13	CDC20
ENSG00000229372.1	SZT2-AS1
ENSG00000230615.6	RP5-1198O20.4
ENSG00000281912.1	LINC01144
ENSG00000281133.1	AL355480.3
ENSG00000261290.1	CYP4A44P
ENSG00000279214.1	RP5-1024N4.5
ENSG00000227070.1	RP11-191G24.1
ENSG00000227742.1	CALR4P
ENSG00000244389.3	RN7SL242P
ENSG00000259030.6	FPGT-TNNI3K
ENSG00000116783.14	TNNI3K
ENSG00000271576.1	RP11-486G15.2
ENSG00000249237.5	RP11-376N17.4
ENSG00000137975.7	CLCA2
ENSG00000231613.1	RP5-943J3.1
ENSG00000234202.2	RP11-330C7.4
ENSG00000221986.6	MYBPHL
ENSG00000254942.1	RP5-1160K1.8
ENSG00000235527.6	HIPK1-AS1
ENSG00000131781.12	FMO5
ENSG00000226015.2	CCT8P1
ENSG00000238825.1	RNU1-13P
ENSG00000271380.1	RP11-307C12.12
ENSG00000163463.11	KRTCAP2
ENSG00000207475.1	SNORA80E
ENSG00000277817.1	MIR6738
ENSG00000273002.1	RP11-336K24.12
ENSG00000242252.1	BGLAP
ENSG00000227741.1	RP11-536C5.7
ENSG00000228606.1	RP11-574F21.2
ENSG00000206921.1	RNU6-481P
ENSG00000215840.3	RP11-122G18.7
ENSG00000207729.3	MIR556
ENSG00000239887.4	C1orf226
ENSG00000143228.12	NUF2
ENSG00000143178.12	TBX19
ENSG00000000460.16	C1orf112
ENSG00000231424.2	RP1-45C12.1
ENSG00000225704.2	RP4-798A17.5
ENSG00000230849.2	GOT2P2
ENSG00000227815.2	RP11-195C7.3
ENSG00000116183.10	PAPPA2
ENSG00000264916.2	RN7SL230P
ENSG00000243155.1	RP11-46A10.5
ENSG00000234775.1	RP11-335O13.7
ENSG00000261065.1	RP11-74C13.4
ENSG00000174502.18	SLC26A9
ENSG00000276600.4	RAB7B
ENSG00000275392.1	RP11-164O23.8
ENSG00000227591.5	RP1-28O10.1
ENSG00000236809.2	SNX25P1
ENSG00000234915.1	RP11-384C4.7
ENSG00000230461.8	PROX1-AS1
ENSG00000274895.1	RP11-478J18.2
ENSG00000272823.1	RP11-295M18.6
ENSG00000257551.1	HLX-AS1
ENSG00000276997.4	RP11-378J18.9
ENSG00000229991.1	AKR1B1P1
ENSG00000203684.5	IBA57-AS1
ENSG00000236975.1	RP5-1065P14.2
ENSG00000244137.1	RP11-99J16__A.2
ENSG00000135773.12	CAPN9
ENSG00000273058.2	RP11-385F5.5
ENSG00000252084.1	RN7SKP12
ENSG00000213690.3	RP11-513D4.1
ENSG00000224014.1	RP11-488L18.6
ENSG00000242282.6	AC108488.4
ENSG00000257135.5	RP11-320M2.1
ENSG00000217258.2	AC007249.3
ENSG00000236289.2	GACAT3
ENSG00000236204.5	LINC01376
ENSG00000271936.1	RP11-443B20.1
ENSG00000223522.1	AC093690.1
ENSG00000226833.5	AC097724.3
ENSG00000233862.5	AC016907.3
ENSG00000162949.16	CAPN13
ENSG00000272754.1	AL133245.2
ENSG00000274159.1	AL133243.3
ENSG00000230876.6	LINC00486
ENSG00000226994.7	AC012593.1
ENSG00000162881.6	OXER1
ENSG00000279873.2	LINC01126
ENSG00000239396.3	RN7SL414P
ENSG00000274769.1	RP11-493E12.3
ENSG00000271657.1	RP11-270B14.1
ENSG00000225889.7	AC074289.1
ENSG00000217702.2	RP11-287D1.4
ENSG00000188687.16	SLC4A5
ENSG00000115274.14	INO80B
ENSG00000270996.1	RP11-342K6.4
ENSG00000227088.1	AC084149.2
ENSG00000152292.16	SH2D6
ENSG00000234028.3	AC062029.1
ENSG00000168754.14	FAM178B
ENSG00000230696.1	AC011753.5
ENSG00000207383.1	Y_RNA
ENSG00000189223.14	PAX8-AS1
ENSG00000230391.1	RPSAP23
ENSG00000171227.6	TMEM37
ENSG00000225449.3	RAB6C-AS1
ENSG00000222014.5	RAB6C
ENSG00000238057.8	ZEB2-AS1
ENSG00000236107.7	AC010127.3
ENSG00000243770.3	RN7SL65P
ENSG00000128645.13	HOXD1
ENSG00000213963.6	AC074286.1
ENSG00000128655.16	PDE11A
ENSG00000150722.10	PPP1R1C
ENSG00000213601.3	KRT18P19
ENSG00000189362.11	NEMP2
ENSG00000229023.1	AC067945.3
ENSG00000144395.17	CCDC150
ENSG00000065413.17	ANKRD44
ENSG00000224442.1	AC017035.2
ENSG00000213938.3	SEPHS1P6
ENSG00000138356.13	AOX1
ENSG00000201499.1	RNU6-312P
ENSG00000224672.4	AC007272.3
ENSG00000242696.3	RN7SL40P
ENSG00000272851.1	RP11-801F7.1
ENSG00000196096.3	AC079610.2
ENSG00000226276.1	AC093382.1
ENSG00000232485.2	AC098820.3
ENSG00000169031.18	COL4A3
ENSG00000225963.7	AC009950.2
ENSG00000079263.18	SP140
ENSG00000227252.1	AC105760.2
ENSG00000132330.16	SCLY
ENSG00000146205.13	ANO7
ENSG00000261186.2	RP11-341N2.1
ENSG00000223727.6	AC026188.1
ENSG00000254485.5	RP11-380O24.1
ENSG00000144554.10	FANCD2
ENSG00000157017.15	GHRL
ENSG00000235629.1	AC090952.5
ENSG00000202517.1	SNORA64
ENSG00000230274.1	PGAM1P3
ENSG00000230970.3	HHATL-AS1
ENSG00000173811.10	CCDC13-AS1
ENSG00000214820.3	MPRIPP1
ENSG00000224424.7	PRKAR2A-AS1
ENSG00000179564.3	LSMEM2
ENSG00000055955.15	ITIH4
ENSG00000272573.5	MUSTN1
ENSG00000213533.11	TMEM110
ENSG00000163666.8	HESX1
ENSG00000241472.6	PTPRG-AS1
ENSG00000163377.15	FAM19A4
ENSG00000240405.5	SAMMSON
ENSG00000242728.1	UQCRHP4
ENSG00000243083.5	LINC00870
ENSG00000272774.1	RP11-433A10.3
ENSG00000242618.1	RP11-433A10.2
ENSG00000272710.1	CTD-2026G6.3
ENSG00000273374.1	RP11-383I23.2
ENSG00000239828.6	RP11-446H18.5
ENSG00000241218.1	RP11-446H18.1
ENSG00000206532.2	RP11-553A10.1
ENSG00000242242.5	PVRL3-AS1
ENSG00000121577.13	POPDC2
ENSG00000243986.2	ENO1P3
ENSG00000250643.1	RP11-93K22.6
ENSG00000228252.8	COL6A4P2
ENSG00000260633.1	RP11-375I20.6
ENSG00000277723.1	MIR6827
ENSG00000273486.1	RP11-731C17.2
ENSG00000243033.2	GAPDHP47
ENSG00000239922.1	RP11-71N10.1
ENSG00000182000.9	RP11-651P23.2
ENSG00000152580.8	IGSF10
ENSG00000241211.1	IQCJ-SCHIP1-AS1
ENSG00000283474.1	MIR6828
ENSG00000244738.1	RP11-373E16.3
ENSG00000171121.16	KCNMB3
ENSG00000240429.1	LRRFIP1P1
ENSG00000233885.7	YEATS2-AS1
ENSG00000235897.1	TM4SF19-AS1
ENSG00000225822.4	UBXN7-AS1
ENSG00000273013.1	CTD-2002J20.1
ENSG00000251535.1	RP11-478C6.1
ENSG00000145217.13	SLC26A1
ENSG00000174137.12	FAM53A
ENSG00000152953.12	STK32B
ENSG00000245468.3	RP11-367J11.3
ENSG00000273267.1	RP11-338K13.1
ENSG00000244004.1	RP11-1396O13.2
ENSG00000250942.1	ENPP7P11
ENSG00000109743.10	BST1
ENSG00000249502.1	AC006160.5
ENSG00000243005.3	RN7SL16P
ENSG00000271172.1	RP11-660M5.1
ENSG00000251410.1	AC007106.1
ENSG00000251635.1	RP11-213G21.2
ENSG00000207944.1	MIR574
ENSG00000163631.16	ALB
ENSG00000239793.1	RP11-109G23.1
ENSG00000152784.15	PRDM8
ENSG00000251411.1	RP11-397E7.4
ENSG00000254044.5	RP11-681L8.1
ENSG00000260641.1	RP11-1299A16.3
ENSG00000169836.4	TACR3
ENSG00000251259.1	AC004069.2
ENSG00000249604.1	RP11-286E11.2
ENSG00000174749.5	C4orf32
ENSG00000243280.2	RP11-477G18.2
ENSG00000249509.1	RP11-402J6.1
ENSG00000201297.1	Y_RNA
ENSG00000250195.1	RP11-371F15.3
ENSG00000201846.1	RNA5SP166
ENSG00000250131.1	RP11-130F10.1
ENSG00000251504.1	LINC01099
ENSG00000225356.3	RP11-433O3.1
ENSG00000151725.11	CENPU
ENSG00000249679.1	RP11-279O9.4
ENSG00000278974.1	RP11-756P10.6
ENSG00000251532.1	CTD-2245E15.3
ENSG00000245729.2	RP11-480D4.1
ENSG00000251549.2	RP11-480D4.5
ENSG00000272049.1	RP11-480D4.6
ENSG00000280373.1	RP11-417J1.8
ENSG00000250198.1	RP11-143A12.3
ENSG00000250415.1	CTC-461F20.1
ENSG00000248455.5	RP11-321E2.3
ENSG00000164175.14	SLC45A2
ENSG00000251215.1	GOLGA5P1
ENSG00000251131.1	CTD-2035E11.3
ENSG00000272144.1	CTD-2035E11.5
ENSG00000248554.1	RP11-159F24.6
ENSG00000249899.5	CTD-2175A23.1
ENSG00000280159.1	CTD-2591A1.1
ENSG00000214244.4	SETP21
ENSG00000035499.12	DEPDC1B
ENSG00000248664.1	CTC-498J12.3
ENSG00000253203.6	GUSBP3
ENSG00000253558.1	CTD-2179L22.1
ENSG00000251450.1	RASGRF2-AS1
ENSG00000236447.2	ATG10-IT1
ENSG00000249061.1	RP11-72L22.1
ENSG00000251951.1	RN7SKP34
ENSG00000265919.1	MIR4280
ENSG00000255647.3	CTD-2373J6.2
ENSG00000272021.1	AC008592.8
ENSG00000251314.2	CTD-2337A12.1
ENSG00000247877.6	CTD-2001C12.1
ENSG00000221263.1	MIR548P
ENSG00000283462.1	CTC-445B21.1
ENSG00000243304.3	CTC-428G20.1
ENSG00000249249.1	AC010226.4
ENSG00000271918.1	CTD-2287O16.5
ENSG00000249167.1	CTB-118N6.2
ENSG00000197575.6	RPS17P2
ENSG00000249996.1	RP11-359P5.1
ENSG00000250862.1	HMGB1P29
ENSG00000279584.1	AC005593.2
ENSG00000205089.7	CCNI2
ENSG00000271737.1	CTB-113I20.2
ENSG00000273345.5	CTD-2410N18.4
ENSG00000254239.1	GS1-39E22.2
ENSG00000274934.1	SMAD5-AS1_4
ENSG00000272255.1	CTD-3224K15.3
ENSG00000250635.1	CTD-3224K15.2
ENSG00000113073.14	SLC4A9
ENSG00000249363.1	CTB-78O21.1
ENSG00000249503.1	HMGN1P16
ENSG00000183876.8	ARSI
ENSG00000245275.7	SAP30L-AS1
ENSG00000221430.1	MIR1294
ENSG00000251405.2	CTB-109A12.1
ENSG00000248544.2	CTB-47B11.3
ENSG00000249738.8	AC008697.1
ENSG00000254186.1	RP11-167P20.1
ENSG00000250061.5	RP11-541P9.3
ENSG00000207619.1	MIR585
ENSG00000253647.1	CTD-2270F17.1
ENSG00000246334.2	PRR7-AS1
ENSG00000215022.7	RP1-257A7.4
ENSG00000263712.1	MIR4639
ENSG00000240869.3	RN7SL128P
ENSG00000187475.5	HIST1H1T
ENSG00000261584.1	RP11-457M11.5
ENSG00000271755.1	RP1-153G14.4
ENSG00000261839.1	RP1-265C24.8
ENSG00000213780.10	GTF2H4
ENSG00000137310.11	TCF19
ENSG00000204410.14	MSH5
ENSG00000224796.1	RPL32P1
ENSG00000124602.9	UNC5CL
ENSG00000276770.1	MIR6780B
ENSG00000266619.1	MIR4642
ENSG00000199762.1	Y_RNA
ENSG00000231441.1	RP11-472M19.2
ENSG00000225096.1	XXbac-BPG55C20.7
ENSG00000223633.2	RP11-143A22.1
ENSG00000080007.7	DDX43
ENSG00000146263.11	MMS22L
ENSG00000203808.10	BVES-AS1
ENSG00000199360.1	RNU6-1115P
ENSG00000213149.3	CNN2P9
ENSG00000216809.1	RP11-57K17.1
ENSG00000253194.1	RP11-351A11.1
ENSG00000236548.1	RNF217-AS1
ENSG00000237742.6	RP11-624M8.1
ENSG00000172673.10	THEMIS
ENSG00000203756.7	TMEM244
ENSG00000197594.11	ENPP1
ENSG00000227220.1	RP11-69I8.3
ENSG00000231971.5	RP11-557H15.3
ENSG00000232310.6	RP11-557H15.4
ENSG00000229722.1	RP11-557H15.5
ENSG00000272189.1	RP3-325F22.5
ENSG00000279968.1	GVQW2
ENSG00000217612.2	RP1-28C20.1
ENSG00000270638.1	RP3-466P17.1
ENSG00000280184.1	AL023806.1
ENSG00000236591.1	RP11-162J8.3
ENSG00000178199.13	ZC3H12D
ENSG00000216906.2	RP11-350J20.9
ENSG00000213071.10	LPAL2
ENSG00000198221.8	MLLT4-AS1
ENSG00000229921.6	KIF25-AS1
ENSG00000125337.16	KIF25
ENSG00000266896.1	RP1-266L20.9
ENSG00000230960.1	RP5-1086L22.1
ENSG00000242474.2	AC093627.9
ENSG00000224593.1	RP11-30B1.1
ENSG00000240718.3	RN7SL851P
ENSG00000278254.4	RP4-668E10.4
ENSG00000187546.13	AGMO
ENSG00000237773.5	AC003075.4
ENSG00000050344.8	NFE2L3
ENSG00000241420.3	RN7SL505P
ENSG00000230539.1	AOAH-IT1
ENSG00000272984.1	RP11-85E16.1
ENSG00000187037.8	GPR141
ENSG00000214783.9	POLR2J4
ENSG00000241057.2	AC004985.12
ENSG00000213673.3	SLC25A5P3
ENSG00000224723.1	GUSBP10
ENSG00000227910.1	RP11-73B2.6
ENSG00000234215.2	RP5-942I16.1
ENSG00000196275.13	GTF2IRD2
ENSG00000250778.1	AC004980.8
ENSG00000230305.2	AC004980.9
ENSG00000186704.9	DTX2P1
ENSG00000233073.1	AC005009.2
ENSG00000244219.6	GS1-259H13.2
ENSG00000176402.5	GJC3
ENSG00000207547.1	MIR25
ENSG00000213420.7	GPC2
ENSG00000066923.17	STAG3
ENSG00000274272.1	RP11-44M6.7
ENSG00000242154.1	RP4-778K6.3
ENSG00000228540.1	AC073326.3
ENSG00000180019.5	AC079741.2
ENSG00000227199.1	ST7-AS1
ENSG00000234826.1	AC003084.2
ENSG00000239021.1	RNA5SP246
ENSG00000230101.5	TUBB3P2
ENSG00000261797.1	RP11-744I24.3
ENSG00000165125.18	TRPV6
ENSG00000178826.10	TMEM139
ENSG00000243746.1	EEF1A1P10
ENSG00000251936.1	RNA5SP249
ENSG00000239468.3	RN7SL569P
ENSG00000229591.1	RP5-981O7.2
ENSG00000228569.1	AC073133.2
ENSG00000233878.1	AC073133.1
ENSG00000260093.1	RP11-1E4.1
ENSG00000255046.1	RP11-297N6.4
ENSG00000254491.1	RP11-145O15.2
ENSG00000246339.5	EXTL3-AS1
ENSG00000240015.2	RP11-90P5.5
ENSG00000253361.1	RP11-675F6.3
ENSG00000147536.11	GINS4
ENSG00000254777.5	AC022182.1
ENSG00000254802.1	AC022182.3
ENSG00000240915.2	RP11-659E9.2
ENSG00000254081.1	LINC01299
ENSG00000272425.1	RP11-363E6.4
ENSG00000253154.1	CTA-392E5.1
ENSG00000246792.2	RP11-68L18.1
ENSG00000253704.1	RP11-267M23.4
ENSG00000253532.1	CTD-2340D6.1
ENSG00000164932.12	CTHRC1
ENSG00000136982.5	DSCC1
ENSG00000187955.11	COL14A1
ENSG00000172167.7	MTBP
ENSG00000253720.1	RP11-473O4.3
ENSG00000254812.1	RP11-661A12.12
ENSG00000181097.5	RP11-429J17.2
ENSG00000255343.1	RP11-299M14.2
ENSG00000255224.1	CTD-3065J16.9
ENSG00000173253.15	DMRT2
ENSG00000235448.1	LURAP1L-AS1
ENSG00000153714.5	LURAP1L
ENSG00000270547.5	LINC01235
ENSG00000225027.2	IFNWP4
ENSG00000233816.3	IFNA13
ENSG00000188379.6	IFNA2
ENSG00000261696.1	RP11-354P17.15
ENSG00000147889.17	CDKN2A
ENSG00000233906.1	RP11-315I14.2
ENSG00000275651.1	MIR6851
ENSG00000235481.2	UBE2R2-AS1
ENSG00000137101.12	CD72
ENSG00000222760.1	RNU4-53P
ENSG00000226007.2	RP11-211N8.2
ENSG00000278213.1	CNTNAP3P5
ENSG00000237451.3	CDK2AP2P2
ENSG00000273509.1	CNTNAP3P1
ENSG00000212316.1	RNU6-1228P
ENSG00000230945.1	LINC01507
ENSG00000204446.4	C9orf170
ENSG00000130045.15	NXNL2
ENSG00000230537.1	RP11-305L7.1
ENSG00000223849.1	RP11-80I15.1
ENSG00000213761.4	MT1P1
ENSG00000237212.1	RP11-569G13.2
ENSG00000136943.10	CTSV
ENSG00000229897.2	SEPT7P7
ENSG00000119514.6	GALNT12
ENSG00000225376.5	TMEM246-AS1
ENSG00000186051.6	TAL2
ENSG00000234323.6	LINC01505
ENSG00000271631.1	RP11-408O19.5
ENSG00000244757.1	RP11-45A16.4
ENSG00000207268.1	SNORA70C
ENSG00000212447.1	SNORD90
ENSG00000224020.1	MIR181A2HG
ENSG00000207595.1	MIR181A2
ENSG00000228392.1	RP11-343J18.1
ENSG00000201302.1	SNORA65
ENSG00000228510.2	RP11-339B21.8
ENSG00000234705.1	HMGA1P4
ENSG00000252622.1	RNU6-881P
ENSG00000198870.7	STKLD1
ENSG00000227512.1	RP11-413M3.4
ENSG00000237886.1	NALT1
ENSG00000180539.7	C9orf139
ENSG00000229257.2	RP11-229P13.22
ENSG00000275549.1	C9orf173-AS1
ENSG00000282390.1	RP11-29A19.2
ENSG00000233052.1	RP11-398B16.2
ENSG00000225948.2	RP11-554I8.1
ENSG00000281186.1	LINC00706
ENSG00000185267.9	CDNF
ENSG00000165996.13	HACD1
ENSG00000260589.1	STAM-AS1
ENSG00000238021.6	ARMC4P1
ENSG00000278830.1	RP11-748L13.7
ENSG00000230240.1	RP11-241I20.1
ENSG00000234335.1	RPS4XP11
ENSG00000236514.1	RP11-162G10.5
ENSG00000151963.4	ZNF37CP
ENSG00000273008.1	RP11-351D16.3
ENSG00000150201.14	FXYD4
ENSG00000224812.2	TMEM72-AS1
ENSG00000237840.6	FAM21FP
ENSG00000228702.1	RP11-671E7.1
ENSG00000204175.5	GPRIN2
ENSG00000243289.1	AGAP13P
ENSG00000254929.6	RP11-144G6.12
ENSG00000251079.6	BMS1P2
ENSG00000251413.1	RP11-534L6.5
ENSG00000235618.7	FAM21EP
ENSG00000223107.1	RNU2-72P
ENSG00000227382.1	EIF4A2P2
ENSG00000268584.1	RP11-464F9.20
ENSG00000273248.1	RP11-399K21.13
ENSG00000225827.1	SFTPA3P
ENSG00000214562.14	NUTM2D
ENSG00000228938.3	SNRPD2P1
ENSG00000174721.9	FGFBP3
ENSG00000227032.1	RP11-34E5.4
ENSG00000203942.4	C10orf62
ENSG00000236308.1	RP11-316M21.7
ENSG00000203876.9	ADD3-AS1
ENSG00000222588.1	SNORA19
ENSG00000274461.1	RP11-323P17.2
ENSG00000138152.8	BTBD16
ENSG00000187908.15	DMBT1
ENSG00000213185.6	FAM24B
ENSG00000258539.1	RP11-12J10.3
ENSG00000233334.3	FAM53B-AS1
ENSG00000236303.2	RP11-540N6.1
ENSG00000277959.1	RP11-45A17.2
ENSG00000279982.1	RP11-45A17.3
ENSG00000273336.1	OR7M1P
ENSG00000238184.1	CD81-AS1
ENSG00000237941.2	KCNQ1DN
ENSG00000158077.4	NLRP14
ENSG00000251364.6	CTD-2516F10.2
ENSG00000278529.1	MIR8070
ENSG00000241255.1	RP1-89D4.1
ENSG00000254919.1	RP11-698N11.2
ENSG00000255256.1	RP5-916O11.2
ENSG00000255165.1	CTD-2609K8.3
ENSG00000157570.11	TSPAN18
ENSG00000263540.1	MIR5582
ENSG00000269570.2	CMB9-55A18.1
ENSG00000255355.1	AP000640.2
ENSG00000110025.12	SNX15
ENSG00000162241.12	SLC25A45
ENSG00000254461.1	RP11-755F10.3
ENSG00000255517.6	CTD-3074O7.5
ENSG00000199325.1	RNU4-39P
ENSG00000241233.3	KRTAP5-8
ENSG00000256448.5	RP11-809N8.4
ENSG00000254974.1	RP11-702H23.2
ENSG00000219529.2	AP000580.1
ENSG00000254459.1	RP11-91P24.7
ENSG00000110777.11	POU2AF1
ENSG00000268472.2	RP11-356J5.13
ENSG00000170209.4	ANKK1
ENSG00000256603.1	RP11-667M19.2
ENSG00000255435.6	RP11-770J1.3
ENSG00000271751.1	RP11-110I1.14
ENSG00000255216.1	RP11-831A10.1
ENSG00000255015.1	RP11-716H6.1
ENSG00000255219.1	RP11-716H6.2
ENSG00000149548.14	CCDC15
ENSG00000254671.2	STT3A-AS1
ENSG00000175773.12	RP11-121M22.1
ENSG00000255545.7	RP11-627G23.1
ENSG00000255775.1	RP3-454B23.1
ENSG00000251898.1	SCARNA11
ENSG00000275703.1	U47924.32
ENSG00000214826.5	DDX12P
ENSG00000245648.1	RP11-277P12.20
ENSG00000183542.5	KLRC4
ENSG00000205810.8	KLRC3
ENSG00000213782.7	DDX47
ENSG00000245614.3	DDX11-AS1
ENSG00000277173.1	CTD-2024F21.1
ENSG00000178401.14	DNAJC22
ENSG00000272028.1	RNU6-87P
ENSG00000257534.1	RP11-834C11.10
ENSG00000258311.5	RP11-644F5.10
ENSG00000135437.9	RDH5
ENSG00000257809.1	RP11-603J24.14
ENSG00000255737.2	AGAP2-AS1
ENSG00000257443.1	RP11-150C16.1
ENSG00000257354.2	RP11-631N16.2
ENSG00000200296.1	RNU1-83P
ENSG00000215159.3	RP11-629N8.3
ENSG00000127325.18	BEST3
ENSG00000127324.8	TSPAN8
ENSG00000277223.1	RP11-578B16.1
ENSG00000257526.2	RP11-20E24.1
ENSG00000258162.2	RP11-315E17.1
ENSG00000231738.10	TSPAN19
ENSG00000258302.2	RP11-981P6.1
ENSG00000258357.1	RP11-778J16.2
ENSG00000201168.1	RNA5SP368
ENSG00000257359.1	RP11-780K2.1
ENSG00000276292.1	RP11-33N14.5
ENSG00000274029.1	RP11-340F14.6
ENSG00000255856.2	RP11-87C12.5
ENSG00000207189.1	Y_RNA
ENSG00000247373.3	RP11-486O12.2
ENSG00000275389.1	RP11-214K3.24
ENSG00000279455.1	RP11-495K9.10
ENSG00000256258.1	RP11-495K9.9
ENSG00000279730.2	SETD8P1
ENSG00000275964.1	RP11-61K9.3
ENSG00000215571.5	GRK6P1
ENSG00000260509.2	RP11-271M24.2
ENSG00000202237.1	RNU6-53P
ENSG00000279149.1	RP11-374F3.5
ENSG00000230490.2	RP11-141M1.3
ENSG00000278390.4	RP11-74J13.8
ENSG00000151773.12	CCDC122
ENSG00000223336.1	RNU2-6P
ENSG00000231473.2	LINC00441
ENSG00000243406.6	MRPS31P5
ENSG00000232380.1	ZDHHC20P4
ENSG00000215417.11	MIR17HG
ENSG00000233695.2	GAS6-AS1
ENSG00000258810.1	RP11-219E7.1
ENSG00000129535.12	NRL
ENSG00000199804.1	RNA5SP383
ENSG00000260669.2	AL136419.6
ENSG00000092295.11	TGM1
ENSG00000258738.1	RP11-73E17.2
ENSG00000100479.12	POLE2
ENSG00000273888.1	FRMD6-AS1
ENSG00000087303.17	NID2
ENSG00000237356.5	AL163953.3
ENSG00000277763.1	CTD-2588E21.1
ENSG00000259719.5	RP11-930O11.1
ENSG00000261242.1	CTD-2302E22.4
ENSG00000234911.1	TEX21P
ENSG00000165807.7	PPP1R36
ENSG00000258561.1	RP11-72M17.1
ENSG00000259502.1	RP11-643G16.3
ENSG00000182185.18	RAD51B
ENSG00000273830.1	MIR7843
ENSG00000259015.1	RP11-109N23.6
ENSG00000239910.3	RN7SL530P
ENSG00000258978.1	HIF1AP1
ENSG00000259081.1	RP11-488C13.6
ENSG00000258743.5	RP11-406A9.2
ENSG00000258859.1	RP11-594C13.1
ENSG00000258544.1	RP11-750I4.2
ENSG00000168398.6	BDKRB2
ENSG00000258412.1	RP11-404P21.5
ENSG00000258788.3	RP11-404P21.9
ENSG00000258982.1	RP11-638I2.4
ENSG00000259088.1	CTD-2017C7.2
ENSG00000126215.13	XRCC3
ENSG00000281909.1	RP11-439M15.1
ENSG00000259414.1	HERC2P7
ENSG00000186399.10	GOLGA8R
ENSG00000178115.11	GOLGA8Q
ENSG00000261794.1	GOLGA8H
ENSG00000270016.1	RP11-932O9.8
ENSG00000187951.10	ARHGAP11B
ENSG00000184984.9	CHRM5
ENSG00000278472.1	RP11-74D7.3
ENSG00000259505.1	RP11-74D7.1
ENSG00000236914.3	RP11-1008C21.2
ENSG00000259380.5	RP11-346D14.1
ENSG00000258461.5	RP11-164J13.1
ENSG00000229474.6	PATL2
ENSG00000140254.12	DUOXA1
ENSG00000137857.17	DUOX1
ENSG00000259433.2	CTD-2651B20.4
ENSG00000179362.14	HMGN2P46
ENSG00000259509.2	RP11-627D16.2
ENSG00000259488.2	RP11-154J22.1
ENSG00000202542.1	Y_RNA
ENSG00000259618.1	RP11-562A8.5
ENSG00000259298.1	RP11-562A8.4
ENSG00000170236.14	USP50
ENSG00000259771.1	RP11-429D19.1
ENSG00000245534.6	RORA-AS1
ENSG00000259274.1	CTD-2501E16.2
ENSG00000035664.11	DAPK2
ENSG00000264937.1	AC100830.5
ENSG00000252712.1	SCARNA14
ENSG00000188779.10	SKOR1
ENSG00000243568.2	RP11-2I17.1
ENSG00000260672.1	RP11-1006G14.1
ENSG00000247240.7	UBL7-AS1
ENSG00000260274.1	RP11-817O13.8
ENSG00000259362.2	RP11-307C19.1
ENSG00000259420.5	RP11-307C19.2
ENSG00000280359.1	CTD-2071N1.2
ENSG00000136378.14	ADAMTS7
ENSG00000259315.1	ACTG1P17
ENSG00000261665.2	TUBAP4
ENSG00000259683.1	RP11-182J1.14
ENSG00000259244.1	RP11-182J1.12
ENSG00000275120.2	RP11-182J1.18
ENSG00000278514.1	AC068831.16
ENSG00000260361.1	CTD-2313J17.5
ENSG00000258922.1	CTD-2313J17.1
ENSG00000258888.1	RP11-326A13.1
ENSG00000232386.9	RP11-66B24.2
ENSG00000272808.3	RP11-66B24.7
ENSG00000259658.4	RP11-89K11.1
ENSG00000259660.2	DNM1P47
ENSG00000275449.1	MIR6859-3
ENSG00000278739.1	MIR6859-4
ENSG00000269482.1	Z69720.2
ENSG00000262528.2	LA16c-349E10.1
ENSG00000260439.1	LMF1-AS1
ENSG00000260182.1	RP11-616M22.5
ENSG00000278987.1	LA16c-431H6.7
ENSG00000279901.1	CTD-2270P14.2
ENSG00000168158.3	OR2C1
ENSG00000262468.5	LINC01569
ENSG00000205832.7	C16orf96
ENSG00000261617.1	RP11-243A14.1
ENSG00000260071.1	RP11-418I22.2
ENSG00000283003.1	RP11-418I22.3
ENSG00000252927.1	RNA5SP404
ENSG00000283221.1	RP11-297M9.2
ENSG00000188897.8	CTD-3088G3.8
ENSG00000234719.8	RP11-166B2.1
ENSG00000273804.1	RP11-680G24.7
ENSG00000270580.5	RP11-1186N24.5
ENSG00000263065.1	AF001548.6
ENSG00000227827.3	RP11-958N24.2
ENSG00000207167.1	RNU6-1340P
ENSG00000261357.1	RP11-626G11.1
ENSG00000260510.1	AC004381.7
ENSG00000260448.5	LCMT1-AS1
ENSG00000275494.1	RP11-266L9.8
ENSG00000273553.1	CTD-2049O4.2
ENSG00000278665.1	RP11-666O2.4
ENSG00000169682.17	SPNS1
ENSG00000260517.2	RP11-426C22.5
ENSG00000279106.1	RP11-426C22.1
ENSG00000149922.10	TBX6
ENSG00000273724.1	RP11-347C12.12
ENSG00000274678.1	RP11-2C24.7
ENSG00000260614.1	RP11-491F9.1
ENSG00000260818.2	UNGP1
ENSG00000103460.16	TOX3
ENSG00000279344.1	RP11-44F14.7
ENSG00000261997.1	RP11-212I21.4
ENSG00000256812.1	CAPNS2
ENSG00000260927.1	RP11-459F6.3
ENSG00000246898.1	LINC00920
ENSG00000196155.12	PLEKHG4
ENSG00000167261.13	DPEP2
ENSG00000260459.2	FTLP14
ENSG00000261777.5	RP11-529K1.2
ENSG00000167377.17	ZNF23
ENSG00000247324.2	RP11-510M2.2
ENSG00000118557.15	PMFBP1
ENSG00000261673.1	RP11-328J14.1
ENSG00000261008.6	LINC01572
ENSG00000259209.3	RP5-991G20.2
ENSG00000273659.1	RP11-58C22.2
ENSG00000205078.5	SYCE1L
ENSG00000166473.17	PKD1L2
ENSG00000277387.1	MIR8058
ENSG00000261103.1	RP11-298D21.3
ENSG00000274134.1	MIR6774
ENSG00000226180.3	RP11-278A23.1
ENSG00000262333.1	HNRNPA1P16
ENSG00000197417.7	SHPK
ENSG00000074370.17	ATP2A3
ENSG00000274363.1	RP11-104O19.4
ENSG00000261868.1	MFSD1P1
ENSG00000141497.13	ZMYND15
ENSG00000108515.17	ENO3
ENSG00000262429.1	RP5-1050D4.3
ENSG00000234203.1	RP5-1050D4.2
ENSG00000196388.8	INCA1
ENSG00000263220.1	RP11-420A6.2
ENSG00000170049.9	KCNAB3
ENSG00000125434.10	SLC25A35
ENSG00000109063.14	MYH3
ENSG00000261433.1	CTC-297N7.1
ENSG00000221355.1	MIR1288
ENSG00000188933.14	USP32P1
ENSG00000266486.1	FAM106CP
ENSG00000226746.2	SMCR5
ENSG00000226549.3	SCDP1
ENSG00000260019.1	RP11-218F4.1
ENSG00000265073.1	AC010761.6
ENSG00000264808.1	RP11-802D6.1
ENSG00000176927.14	EFCAB5
ENSG00000279431.1	RP11-218M11.7
ENSG00000264242.2	RP11-271K11.1
ENSG00000265334.1	CTD-2349P21.11
ENSG00000280245.1	RP11-466A19.4
ENSG00000265222.1	RP11-466A19.8
ENSG00000263717.1	RP11-466A19.6
ENSG00000279781.1	RP11-466A19.7
ENSG00000266947.1	RP11-799D4.4
ENSG00000260287.4	TBC1D3G
ENSG00000265178.1	MIR4728
ENSG00000264968.1	RP11-387H17.4
ENSG00000234477.1	AC004231.2
ENSG00000267221.2	ZNF385C
ENSG00000188825.13	LINC00910
ENSG00000260793.2	RP5-882C2.2
ENSG00000204652.6	RPS26P8
ENSG00000273500.1	MIR6129
ENSG00000154920.14	EME1
ENSG00000250286.1	RP11-94C24.8
ENSG00000225860.2	RP11-1018N14.2
ENSG00000267452.1	RP11-1018N14.5
ENSG00000263120.1	RP5-1107A17.4
ENSG00000224738.1	AC099850.1
ENSG00000259349.1	RP11-15E18.1
ENSG00000264322.2	RN7SL448P
ENSG00000265702.1	RP11-156L14.1
ENSG00000265218.1	RP11-927P21.1
ENSG00000251698.1	RNA5SP445
ENSG00000278972.1	CTD-3022L24.1
ENSG00000267342.1	RP11-552F3.10
ENSG00000275360.1	MIR6868
ENSG00000214140.10	PRCD
ENSG00000267543.1	RP11-666A8.7
ENSG00000272386.1	RP11-666A8.12
ENSG00000267676.1	THA1P
ENSG00000279886.1	RP11-219G17.8
ENSG00000267432.5	DNAH17-AS1
ENSG00000279259.1	RP11-334C17.3
ENSG00000225180.7	AATK-AS1
ENSG00000275966.1	RP11-1055B8.9
ENSG00000279692.1	RP11-1055B8.1
ENSG00000183048.11	SLC25A10
ENSG00000279066.1	HEXDC-IT1
ENSG00000265458.1	RP13-20L14.6
ENSG00000263884.1	RP11-705O1.8
ENSG00000263878.1	DLGAP1-AS4
ENSG00000267199.1	RP11-861E21.2
ENSG00000264880.1	RP11-805F19.1
ENSG00000274275.1	RP11-326K13.5
ENSG00000263393.1	RP11-53I6.4
ENSG00000265279.1	CLUHP6
ENSG00000263904.1	RP11-344B2.3
ENSG00000267707.2	RP11-95O2.5
ENSG00000253040.1	RNA5SP454
ENSG00000101670.11	LIPG
ENSG00000227115.7	LINC01630
ENSG00000266003.1	RP11-267C16.2
ENSG00000267327.1	CTD-2008L17.1
ENSG00000267146.1	RP11-383D22.1
ENSG00000278703.1	RP11-706P11.2
ENSG00000221887.5	HMSD
ENSG00000207072.1	RNU6-39P
ENSG00000266258.1	RP11-41O4.1
ENSG00000278971.1	RP11-644A7.2
ENSG00000279474.1	CTD-2286N8.1
ENSG00000275186.1	RP11-196B3.3
ENSG00000267317.2	CTB-25B13.12
ENSG00000280103.1	AC007792.1
ENSG00000266959.1	AC005786.3
ENSG00000212123.3	PRR22
ENSG00000268758.6	ADGRE4P
ENSG00000104880.17	ARHGEF18
ENSG00000267855.5	NDUFA7
ENSG00000265390.1	MIR4999
ENSG00000133246.11	PRAM1
ENSG00000267289.1	CTD-2623N2.11
ENSG00000267277.1	CTD-2342J14.6
ENSG00000173928.2	SWSAP1
ENSG00000209702.1	SNORD41
ENSG00000267417.1	CTC-239J10.1
ENSG00000132016.11	C19orf57
ENSG00000127507.17	ADGRE2
ENSG00000252591.1	RNA5SP468
ENSG00000273654.1	CTB-52I2.4
ENSG00000096996.15	IL12RB1
ENSG00000178093.13	TSSK6
ENSG00000267383.6	CTC-260E6.6
ENSG00000279039.1	CTC-260E6.3
ENSG00000276251.1	CTB-32O4.3
ENSG00000270876.1	ZNF30-AS1
ENSG00000105707.13	HPN
ENSG00000179066.7	CTD-2527I21.15
ENSG00000267041.5	ZNF850
ENSG00000267115.1	CTD-3064H18.2
ENSG00000104814.12	MAP4K1
ENSG00000248098.11	BCKDHA
ENSG00000276926.1	MIR6797
ENSG00000268041.1	CTD-2575K13.6
ENSG00000010310.8	GIPR
ENSG00000230510.6	PPP5D1
ENSG00000245598.6	DACT3-AS1
ENSG00000280353.1	CTC-453G23.7
ENSG00000276270.1	MIR6799
ENSG00000221241.1	SNORD88A
ENSG00000180279.6	MGC45922
ENSG00000283695.1	CTD-2331H12.9
ENSG00000232324.1	AC008440.10
ENSG00000235081.1	AC010492.2
ENSG00000080031.9	PTPRH
ENSG00000267649.1	CTD-2587H24.10
ENSG00000197483.9	ZNF628
ENSG00000268379.1	CTC-360J11.4
ENSG00000105146.12	AURKC
ENSG00000268163.1	AC004076.9
ENSG00000267216.1	AC010642.1
ENSG00000174586.10	ZNF497
ENSG00000269473.1	CTD-2619J13.19
ENSG00000215595.1	C20orf202
ENSG00000235292.1	RP4-796I8.1
ENSG00000235698.1	PA2G4P2
ENSG00000280240.1	AL049794.1
ENSG00000226405.1	RP5-984P4.1
ENSG00000232645.5	LINC01431
ENSG00000282870.1	FRG1DP
ENSG00000088305.18	DNMT3B
ENSG00000228265.5	RALY-AS1
ENSG00000276073.1	RP5-1125A11.7
ENSG00000275784.1	RP5-1125A11.6
ENSG00000236456.1	RP4-785G19.2
ENSG00000226648.1	PLCG1-AS1
ENSG00000149596.6	JPH2
ENSG00000232880.1	NDUFB4P10
ENSG00000124224.16	PPP4R1L
ENSG00000235590.7	GNAS-AS1
ENSG00000258366.7	RTEL1
ENSG00000278171.1	RP11-476I15.5
ENSG00000277117.4	CH507-9B2.1
ENSG00000274276.4	CBSL
ENSG00000240770.5	C21orf91-OT1
ENSG00000232855.6	AF131217.1
ENSG00000234509.1	AP000253.1
ENSG00000227757.3	AP000282.2
ENSG00000233956.1	BTF3P6
ENSG00000226496.2	LINC00323
ENSG00000160201.11	U2AF1
ENSG00000160207.8	HSF2BP
ENSG00000225331.1	AP001055.6
ENSG00000160223.16	ICOSLG
ENSG00000236519.1	LINC01424
ENSG00000275874.1	PICSAR
ENSG00000280604.1	PCBP3-OT1
ENSG00000283633.1	AC005301.9
ENSG00000277950.1	Metazoa_SRP
ENSG00000243762.1	AC006547.8
ENSG00000099957.16	P2RX6
ENSG00000272787.1	KB-226F1.2
ENSG00000228839.5	PIK3IP1-AS1
ENSG00000240591.1	RP11-247I13.11
ENSG00000225867.1	RP5-1177I5.3
ENSG00000230912.1	RP3-508I15.10
ENSG00000200683.1	RNU6-379P
ENSG00000183569.17	SERHL2
ENSG00000261251.1	RP3-388M5.9
ENSG00000231711.2	LINC00899
ENSG00000100288.19	CHKB
ENSG00000228550.1	RP11-483M24.2
ENSG00000233247.3	GS1-257G1.1
ENSG00000231066.3	NPM1P9
ENSG00000225071.1	GS1-184P14.2
ENSG00000251869.1	SCARNA23
ENSG00000147082.17	CCNB3
ENSG00000233250.1	RP3-339A18.6
ENSG00000221716.1	SNORA11
ENSG00000158571.10	PFKFB1
ENSG00000213754.2	RP11-284B18.3
ENSG00000229661.1	BUD31P2
ENSG00000235447.2	TRAPPC13P1
ENSG00000283242.1	MIR384
ENSG00000207995.1	MIR325
ENSG00000225839.2	TRMT2B-AS1
ENSG00000102384.13	CENPI
ENSG00000241343.9	RPL36A
ENSG00000231154.1	MORF4L2-AS1
ENSG00000157502.13	MUM1L1
ENSG00000237863.2	RP6-24A23.3
ENSG00000271826.5	PLS3-AS1
ENSG00000221463.3	MIR1277
ENSG00000239182.1	SNORA35
ENSG00000250995.1	RP13-128O4.3
ENSG00000213468.4	FIRRE
ENSG00000232160.6	RAP2C-AS1
ENSG00000134595.8	SOX3
ENSG00000277215.1	SPANXA2-OT1
ENSG00000213397.10	HAUS7
ENSG00000224963.3	U82695.9
ENSG00000232725.1	U52111.14
ENSG00000184343.10	SRPK3
ENSG00000124333.15	VAMP7
ENSG00000236017.8_PAR_Y	ASMTL-AS1
ENSG00000278847.1	RP11-414C23.1
ENSG00000231535.5	LINC00278
ENSG00000232348.2	LINC00279
ENSG00000277438.1	RP11-256K9.1
ENSG00000229238.3	PPP1R12BP1
