## Supplementary material for "Genetic and environmental regulation of caudate nucleus transcriptome: insight into schizophrenia risk and the dopamine system": Data S6: module11_genes.csv

gene_id	gene_name
ENSG00000234396.3	RP11-181G12.4
ENSG00000279839.1	RP11-193J6.1
ENSG00000236948.2	RP11-154H17.1
ENSG00000230679.1	ENO1-AS1
ENSG00000175147.11	TMEM51-AS1
ENSG00000142632.16	ARHGEF19
ENSG00000207513.1	RNU1-3
ENSG00000272426.1	RP11-108M9.6
ENSG00000225986.1	UBXN10-AS1
ENSG00000117242.7	PINK1-AS
ENSG00000236155.6	RP11-231P20.2
ENSG00000274978.1	RNU11
ENSG00000273274.1	ZBTB8B
ENSG00000212541.1	RNU6-510P
ENSG00000228192.7	RP11-342M1.3
ENSG00000272371.1	RP11-25O10.2
ENSG00000225030.1	RP4-784A16.3
ENSG00000223416.3	RPS26P15
ENSG00000232453.6	RP4-794H19.1
ENSG00000251720.1	RNU7-123P
ENSG00000185483.11	ROR1
ENSG00000081985.10	IL12RB2
ENSG00000137968.16	SLC44A5
ENSG00000178193.5	RP4-682C21.5
ENSG00000273264.1	RP11-131L23.2
ENSG00000282057.1	RP4-621F18.2
ENSG00000233593.8	RP4-665J23.1
ENSG00000273382.1	RP5-1065J22.8
ENSG00000143028.8	SYPL2
ENSG00000116396.14	KCNC4
ENSG00000155367.15	PPM1J
ENSG00000238198.1	RP11-31F15.2
ENSG00000134242.15	PTPN22
ENSG00000118729.11	CASQ2
ENSG00000278099.1	U1
ENSG00000272419.5	RP11-403I13.8
ENSG00000270722.1	U1
ENSG00000271425.6	NBPF10
ENSG00000276509.1	CH17-353B19.1
ENSG00000199879.1	RNU1-120P
ENSG00000234283.1	RP11-495P10.6
ENSG00000203812.2	HIST2H2AA3
ENSG00000143452.15	HORMAD1
ENSG00000273481.1	RP11-126K1.9
ENSG00000237976.1	RP11-126K1.6
ENSG00000196754.10	S100A2
ENSG00000189334.8	S100A14
ENSG00000282386.1	RP11-422P24.12
ENSG00000163239.12	TDRD10
ENSG00000185499.16	MUC1
ENSG00000225855.6	RUSC1-AS1
ENSG00000272068.1	RP11-284F21.9
ENSG00000163568.14	AIM2
ENSG00000225279.1	RP11-536C5.2
ENSG00000143318.12	CASQ1
ENSG00000143194.12	MAEL
ENSG00000007933.12	FMO3
ENSG00000221390.1	MIR1295A
ENSG00000094963.13	FMO2
ENSG00000120337.8	TNFSF18
ENSG00000206659.1	Y_RNA
ENSG00000227579.5	RP1-35C21.2
ENSG00000116194.12	ANGPTL1
ENSG00000162779.21	AXDND1
ENSG00000143341.11	HMCN1
ENSG00000232077.1	LINC01031
ENSG00000260088.1	RP11-92G12.3
ENSG00000163362.10	C1orf106
ENSG00000229191.1	RP11-168O16.1
ENSG00000081248.10	CACNA1S
ENSG00000228288.6	PCAT6
ENSG00000214796.8	RP11-480I12.5
ENSG00000054392.12	HHAT
ENSG00000232480.1	TGFB2-AS1
ENSG00000223393.1	RP5-858B6.3
ENSG00000229795.2	RPS21P1
ENSG00000230325.1	RP11-385F5.4
ENSG00000215808.2	LINC01139
ENSG00000214837.8	LINC01347
ENSG00000235665.5	LINC00298
ENSG00000260077.1	RP11-254F7.2
ENSG00000225649.5	AC064875.2
ENSG00000237670.1	AC080094.1
ENSG00000227210.1	AC079145.4
ENSG00000233005.1	AC067959.1
ENSG00000231200.1	AC068490.2
ENSG00000115129.13	TP53I3
ENSG00000176732.6	PFN4
ENSG00000272716.1	RP11-563N4.1
ENSG00000231367.5	AC016995.3
ENSG00000143891.16	GALM
ENSG00000162882.14	HAAO
ENSG00000231826.5	AC016735.2
ENSG00000207087.1	RNU6-242P
ENSG00000230587.1	AC093609.1
ENSG00000234936.1	AC010883.5
ENSG00000223658.7	C1GALT1C1L
ENSG00000231336.1	AC017006.3
ENSG00000230327.1	MTCO1P42
ENSG00000270898.5	GPR75-ASB3
ENSG00000240401.8	AC012358.8
ENSG00000233251.7	AC007743.1
ENSG00000231043.3	AC007238.1
ENSG00000204929.12	AC074391.1
ENSG00000281920.1	RP11-418H16.1
ENSG00000116035.2	VAX2
ENSG00000159239.12	C2orf81
ENSG00000159374.17	M1AP
ENSG00000272711.1	RP11-259N19.1
ENSG00000214429.3	CYCSP6
ENSG00000186854.10	TRABD2A
ENSG00000168992.4	OR7E102P
ENSG00000232717.1	TRIM51JP
ENSG00000256637.6	RP11-76I14.1
ENSG00000214184.3	GCC2-AS1
ENSG00000278962.1	RP11-399B17.1
ENSG00000272789.1	RP11-286H15.1
ENSG00000227653.1	ISCA1P6
ENSG00000233221.6	AC133785.1
ENSG00000183840.6	GPR39
ENSG00000144229.11	THSD7B
ENSG00000232606.1	LINC01412
ENSG00000177519.3	RPRM
ENSG00000233255.1	AC019181.2
ENSG00000236283.3	AC013463.2
ENSG00000144355.14	DLX1
ENSG00000115844.10	DLX2
ENSG00000271151.1	RP11-394I13.2
ENSG00000273258.1	RP11-394I13.3
ENSG00000233131.1	AC096649.1
ENSG00000236153.1	AC104076.3
ENSG00000168542.13	COL3A1
ENSG00000272979.1	RP11-647K16.1
ENSG00000227542.1	AC092614.2
ENSG00000227878.2	AC114760.1
ENSG00000273209.1	RP11-107N15.1
ENSG00000231908.1	IDH1-AS1
ENSG00000229267.2	AC072062.1
ENSG00000115457.9	IGFBP2
ENSG00000268603.1	RP11-316O14.1
ENSG00000235337.1	AC114765.2
ENSG00000124003.12	MOGAT1
ENSG00000124019.9	FAM124B
ENSG00000236116.1	AC064853.2
ENSG00000173699.15	SPATA3
ENSG00000222020.2	AC062017.1
ENSG00000224272.2	AC114730.3
ENSG00000235830.1	SRGAP3-AS4
ENSG00000206567.9	AC022007.5
ENSG00000224514.2	LINC00620
ENSG00000228956.8	SATB1-AS1
ENSG00000283563.1	RP11-9J18.1
ENSG00000270194.1	RP11-259K5.2
ENSG00000144648.15	ACKR2
ENSG00000273291.5	RP11-136C24.3
ENSG00000241186.8	TDGF1
ENSG00000178038.16	ALS2CL
ENSG00000163689.19	C3orf67
ENSG00000179097.5	HTR1F
ENSG00000283544.1	ABBA01000934.1
ENSG00000081148.11	IMPG2
ENSG00000240057.5	RP11-572M11.4
ENSG00000242767.1	ZBTB20-AS4
ENSG00000239804.1	RP11-379B18.1
ENSG00000114654.7	EFCC1
ENSG00000248468.1	RP11-517B11.4
ENSG00000144868.13	TMEM108
ENSG00000243620.1	RP11-649A16.1
ENSG00000174963.17	ZIC4
ENSG00000243321.3	RP11-167H9.3
ENSG00000243926.1	TIPARP-AS1
ENSG00000240875.5	LINC00886
ENSG00000197980.11	LEKR1
ENSG00000168811.6	IL12A
ENSG00000242795.2	RP11-3K16.2
ENSG00000090534.17	THPO
ENSG00000273403.1	RP11-329B9.3
ENSG00000272922.1	RP11-329B9.5
ENSG00000073792.15	IGF2BP2
ENSG00000232233.1	RP11-573D15.2
ENSG00000270959.1	LPP-AS2
ENSG00000207651.1	MIR28
ENSG00000188001.9	TPRG1
ENSG00000163347.5	CLDN1
ENSG00000187527.10	ATP13A5
ENSG00000225473.1	ATP13A4-AS1
ENSG00000163975.11	MELTF
ENSG00000250413.1	RP11-448G15.1
ENSG00000272995.1	RP11-362J17.1
ENSG00000249645.1	RP11-552M14.1
ENSG00000154274.14	C4orf19
ENSG00000248227.1	RP11-83C7.1
ENSG00000179299.16	NSUN7
ENSG00000251173.1	UCHL1-AS1
ENSG00000249330.1	RP11-436F23.1
ENSG00000180613.10	GSX2
ENSG00000283156.1	RP11-646I6.3
ENSG00000248479.1	RP11-807H7.2
ENSG00000272986.1	RP11-46J23.1
ENSG00000163749.17	CCDC158
ENSG00000163116.9	STPG2
ENSG00000246090.6	RP11-696N14.1
ENSG00000251126.2	RP11-119H12.6
ENSG00000164099.3	PRSS12
ENSG00000249002.2	RP11-358D17.1
ENSG00000172399.5	MYOZ2
ENSG00000250938.5	RP11-679C8.2
ENSG00000225665.4	SAR1P3
ENSG00000251609.2	SETP12
ENSG00000251388.1	RP11-427M20.1
ENSG00000251632.1	RP11-714L20.1
ENSG00000249381.1	LINC00500
ENSG00000249741.2	RP11-673E1.3
ENSG00000248210.1	RP11-24I21.1
ENSG00000270265.1	RP11-731D1.4
ENSG00000280241.3	RP11-290O12.2
ENSG00000249609.1	RP11-635L1.3
ENSG00000249008.1	RP11-487E13.1
ENSG00000251165.5	F11-AS1
ENSG00000248925.1	CTD-2083E4.6
ENSG00000145506.13	NKD2
ENSG00000250060.1	RP11-332J15.2
ENSG00000250668.1	CTD-2296D1.2
ENSG00000250761.2	RP11-711G10.1
ENSG00000251168.1	CTD-2072I24.1
ENSG00000248668.2	OXCT1-AS1
ENSG00000272234.1	CTD-2325A15.5
ENSG00000151882.11	CCL28
ENSG00000169271.2	HSPB3
ENSG00000227908.3	FLJ31104
ENSG00000049192.14	ADAMTS6
ENSG00000251391.4	RP11-305P14.1
ENSG00000249057.1	MAST4-IT1
ENSG00000250237.1	CTC-498J12.1
ENSG00000250138.4	RP11-848G14.5
ENSG00000269983.1	RP11-497H16.9
ENSG00000172058.15	SERF1A
ENSG00000249437.7	NAIP
ENSG00000251493.4	FOXD1
ENSG00000249664.1	CTD-2227C6.2
ENSG00000248708.1	CTD-2316B1.2
ENSG00000281357.2	ARRDC3-AS1
ENSG00000249984.1	CTC-529L17.2
ENSG00000248528.1	CTC-458G6.2
ENSG00000250240.5	CTD-2154I11.2
ENSG00000207578.1	MIR583
ENSG00000251513.2	CTD-2215E18.1
ENSG00000250331.1	LINC01340
ENSG00000250358.5	RP11-159K7.2
ENSG00000231585.1	AC034228.2
ENSG00000081059.19	TCF7
ENSG00000250378.2	RP11-119J18.1
ENSG00000253404.1	AC034243.1
ENSG00000245146.6	LINC01024
ENSG00000250069.1	CTB-131B5.2
ENSG00000253953.2	PCDHGB4
ENSG00000254333.1	CTC-367J11.1
ENSG00000241963.3	RN7SL655P
ENSG00000221552.1	MIR1303
ENSG00000271477.1	CTC-447K7.1
ENSG00000253653.1	CTC-248O19.1
ENSG00000135083.14	CCNJL
ENSG00000253978.1	CTB-178M22.2
ENSG00000254211.5	LINC01485
ENSG00000050767.15	COL23A1
ENSG00000245317.2	CTC-241N9.1
ENSG00000218027.2	RP11-157J24.1
ENSG00000164385.8	LINC01600
ENSG00000219992.2	RP11-420L9.2
ENSG00000254821.1	RP3-400B16.4
ENSG00000234817.2	RP3-400B16.1
ENSG00000225092.2	RP11-405O10.2
ENSG00000111863.12	ADTRP
ENSG00000272402.1	RP1-30M3.6
ENSG00000010704.18	HFE
ENSG00000219891.2	ZSCAN12P1
ENSG00000224157.1	HCG14
ENSG00000228022.5	HCG20
ENSG00000204444.10	APOM
ENSG00000241404.6	EGFL8
ENSG00000219023.1	RP3-340B19.2
ENSG00000157343.8	ARMC12
ENSG00000225945.1	RP3-441A12.1
ENSG00000234753.5	FOXP4-AS1
ENSG00000272223.1	RP1-20C7.6
ENSG00000240625.3	RN7SL403P
ENSG00000112655.15	PTK7
ENSG00000245261.1	RP3-330M21.5
ENSG00000216775.2	RP1-152L7.5
ENSG00000232295.7	RP11-154D6.1
ENSG00000223821.1	RP11-505P4.6
ENSG00000111799.20	COL12A1
ENSG00000269964.2	MEI4
ENSG00000232031.1	RP5-991C6.4
ENSG00000112837.16	TBX18
ENSG00000228124.1	RP1-122O8.7
ENSG00000283010.1	RP1-273N12.4
ENSG00000219755.1	RP1-199J3.5
ENSG00000229654.1	RP1-60O19.2
ENSG00000203799.11	CCDC162P
ENSG00000237021.2	RP3-486I3.7
ENSG00000178033.5	FAM26E
ENSG00000183807.7	FAM162B
ENSG00000164465.18	DCBLD1
ENSG00000198523.5	PLN
ENSG00000154269.14	ENPP3
ENSG00000232876.1	CTA-212D2.2
ENSG00000238099.2	LINC01625
ENSG00000112414.14	ADGRG6
ENSG00000201119.1	RNU1-33P
ENSG00000283608.1	RP1-111D6.5
ENSG00000231863.1	RP3-428L16.1
ENSG00000280850.1	RP4-655C5.9
ENSG00000228648.1	RP11-568A7.2
ENSG00000225968.7	ELFN1
ENSG00000146555.18	SDK1
ENSG00000215018.9	COL28A1
ENSG00000234141.1	AC009473.1
ENSG00000272537.1	GS1-166A23.1
ENSG00000279048.1	RP11-511H23.2
ENSG00000271133.5	CTA-293F17.1
ENSG00000232759.1	AC002480.3
ENSG00000230658.1	KLHL7-AS1
ENSG00000223561.6	AC003090.1
ENSG00000211689.7	TRGC1
ENSG00000106536.19	POU6F2
ENSG00000237251.2	AC072061.2
ENSG00000175600.15	SUGCT
ENSG00000234183.1	AC004854.4
ENSG00000276650.1	RP11-321E8.8
ENSG00000275667.1	MIR6839
ENSG00000273598.1	PMS2P6
ENSG00000146700.8	SSC4D
ENSG00000242435.1	UPK3BP1
ENSG00000005421.8	PON1
ENSG00000237160.2	AC004022.7
ENSG00000105852.10	PON3
ENSG00000006453.13	BAIAP2L1
ENSG00000106333.12	PCOLCE
ENSG00000230359.5	TPI1P2
ENSG00000259920.1	RP11-2E11.5
ENSG00000272701.2	MESTIT1
ENSG00000228775.7	WEE2-AS1
ENSG00000204959.4	ARHGEF34P
ENSG00000050327.14	ARHGEF5
ENSG00000196511.13	TPK1
ENSG00000273314.1	RP5-1136G13.2
ENSG00000273419.1	RP4-751H13.7
ENSG00000196329.11	GIMAP5
ENSG00000243836.5	WDR86-AS1
ENSG00000127377.8	CRYGN
ENSG00000273183.1	RP11-5C23.2
ENSG00000106018.13	VIPR2
ENSG00000282021.1	CTD-2336O2.3
ENSG00000276580.1	MIR8055
ENSG00000239839.6	DEFA3
ENSG00000253695.1	RP11-177H2.2
ENSG00000253932.1	RP11-10C8.2
ENSG00000255457.1	RP11-436P7.1
ENSG00000253944.1	RP11-156K13.1
ENSG00000253300.1	RP11-108E14.1
ENSG00000120913.23	PDLIM2
ENSG00000245025.2	RP11-875O11.1
ENSG00000253642.5	RP11-317N12.1
ENSG00000254302.1	RP11-431M3.1
ENSG00000253414.2	RP11-150O12.6
ENSG00000253133.1	RP11-360L9.4
ENSG00000254048.1	RP11-328K2.1
ENSG00000251396.6	LINC01301
ENSG00000270673.1	YTHDF3-AS1
ENSG00000180828.2	BHLHE22
ENSG00000272192.1	CTD-2532N20.1
ENSG00000246145.1	RRS1-AS1
ENSG00000178460.17	MCMDC2
ENSG00000239184.1	RNA5SP269
ENSG00000277740.1	Metazoa_SRP
ENSG00000254213.2	RP11-434I12.5
ENSG00000164749.11	HNF4G
ENSG00000249328.2	RP11-26J3.1
ENSG00000260317.1	RP11-48B3.4
ENSG00000253214.1	RP11-1149M10.2
ENSG00000260493.1	RP11-219B4.7
ENSG00000271156.1	RP11-642C5.1
ENSG00000214954.8	LRRC69
ENSG00000253773.2	C8orf37-AS1
ENSG00000238372.1	snoU13
ENSG00000253582.1	RP11-649G15.2
ENSG00000170961.6	HAS2
ENSG00000254286.5	RP11-89K10.1
ENSG00000253438.2	PCAT1
ENSG00000253929.1	CASC21
ENSG00000261220.2	RP11-629O1.2
ENSG00000254028.1	AC083843.2
ENSG00000253433.1	NCRNA00250
ENSG00000253210.1	RP11-809O17.1
ENSG00000180921.6	FAM83H
ENSG00000203499.11	FAM83H-AS1
ENSG00000272866.1	RP11-12D24.10
ENSG00000232000.2	CLCN3P1
ENSG00000173068.17	BNC2
ENSG00000176399.3	DMRTA1
ENSG00000241043.1	GVQW1
ENSG00000233554.5	B4GALT1-AS1
ENSG00000186638.16	KIF24
ENSG00000230804.2	C2orf27AP3
ENSG00000237238.2	BMS1P10
ENSG00000232815.1	DUX4L50
ENSG00000204706.14	MAMDC2-AS1
ENSG00000165072.9	MAMDC2
ENSG00000207935.3	MIR204
ENSG00000224825.2	RORB-AS1
ENSG00000106819.11	ASPN
ENSG00000204291.10	COL15A1
ENSG00000276119.1	OR13C2
ENSG00000204173.10	LRRC37A5P
ENSG00000233569.1	RP11-500B12.1
ENSG00000236668.2	RP11-85O21.2
ENSG00000279571.2	MIR3911
ENSG00000222421.1	Y_RNA
ENSG00000238406.1	RNU7-171P
ENSG00000179058.6	C9orf50
ENSG00000270755.1	RP11-138E2.1
ENSG00000225756.1	DBH-AS1
ENSG00000273473.1	LL09NC01-139C3.1
ENSG00000196366.3	C9orf163
ENSG00000234556.1	LINC00701
ENSG00000213994.3	RP11-414H17.5
ENSG00000225778.5	PROSER2-AS1
ENSG00000197889.9	MEIG1
ENSG00000229124.6	VIM-AS1
ENSG00000179133.12	C10orf67
ENSG00000200369.1	RNU6-666P
ENSG00000223834.2	RP11-472N13.2
ENSG00000283179.1	AL135791.1
ENSG00000226808.1	LINC00840
ENSG00000165511.6	C10orf25
ENSG00000204176.13	SYT15
ENSG00000280913.2	CTSLP2
ENSG00000277758.4	ABC7-42404400C24.1
ENSG00000223502.1	RP11-96B5.3
ENSG00000107984.9	DKK1
ENSG00000236744.2	RP11-168O22.1
ENSG00000226426.1	RP11-174J11.1
ENSG00000228065.10	LINC01515
ENSG00000148734.7	NPFFR1
ENSG00000156574.9	NODAL
ENSG00000279406.1	RP11-327E2.5
ENSG00000221817.9	PPP3CB-AS1
ENSG00000272791.1	RP11-464F9.22
ENSG00000177791.11	MYOZ1
ENSG00000243446.3	RN7SL284P
ENSG00000233871.2	DLG5-AS1
ENSG00000282863.1	RP11-90J7.3
ENSG00000230229.1	RP11-90J7.4
ENSG00000151224.12	MAT1A
ENSG00000233258.1	RP11-219F10.1
ENSG00000228701.1	TNKS2-AS1
ENSG00000152804.10	HHEX
ENSG00000234724.1	HDAC1P1
ENSG00000237169.1	RPL12P27
ENSG00000138131.3	LOXL4
ENSG00000260475.1	RP11-85A1.3
ENSG00000023839.10	ABCC2
ENSG00000150594.6	ADRA2A
ENSG00000228484.1	RP11-106M7.1
ENSG00000249456.1	RP11-298J20.4
ENSG00000176769.9	TCERG1L
ENSG00000255328.1	RP11-326C3.12
ENSG00000274897.2	PANO1
ENSG00000177685.16	CRACR2B
ENSG00000236264.4	RPL26P30
ENSG00000282556.1	RP11-304C12.5
ENSG00000183801.7	OLFML1
ENSG00000175356.12	SCUBE2
ENSG00000184669.7	OR7E14P
ENSG00000255489.1	CTC-830E23.1
ENSG00000254862.5	RP11-159H22.2
ENSG00000263389.1	MIR3973
ENSG00000200376.1	RNU5E-10P
ENSG00000255042.2	RP11-347H15.5
ENSG00000156689.6	GLYATL2
ENSG00000245571.6	AP001258.4
ENSG00000214788.2	OOSP1
ENSG00000257052.1	RP11-881M11.2
ENSG00000110446.10	SLC15A3
ENSG00000124935.3	SCGB1D2
ENSG00000257058.1	RP11-864I4.4
ENSG00000254964.1	RP11-831H9.3
ENSG00000256690.1	RP11-727F15.9
ENSG00000197901.11	SLC22A6
ENSG00000256116.1	RP11-783K16.14
ENSG00000257086.1	RP11-783K16.13
ENSG00000237410.1	AP001092.4
ENSG00000168060.15	NAALADL1
ENSG00000173156.6	RHOD
ENSG00000160172.10	FAM86C2P
ENSG00000006534.15	ALDH3B1
ENSG00000131620.17	ANO1
ENSG00000175538.10	KCNE3
ENSG00000255326.1	CTD-2530H12.4
ENSG00000255362.1	RP11-619A14.3
ENSG00000254563.1	RP11-673F18.1
ENSG00000279742.1	RP11-700A24.1
ENSG00000254699.1	RP11-12D16.2
ENSG00000082175.14	PGR
ENSG00000137672.12	TRPC6
ENSG00000247416.2	RP11-629G13.1
ENSG00000151715.7	TMEM45B
ENSG00000236082.2	RP11-217L21.1
ENSG00000256694.1	RP11-598F7.5
ENSG00000256540.1	RP11-598F7.6
ENSG00000256271.1	CACNA1C-AS2
ENSG00000269892.1	RP4-761J14.10
ENSG00000171847.10	FAM90A1
ENSG00000255641.1	RP11-277P12.6
ENSG00000134545.13	KLRC1
ENSG00000256953.1	RP11-6B19.2
ENSG00000274624.1	RP11-49G2.3
ENSG00000256774.1	RP11-268P4.2
ENSG00000278743.1	RP11-707G18.1
ENSG00000257586.1	RP11-554L12.3
ENSG00000258144.1	RP11-554L12.1
ENSG00000257319.1	RP11-478B9.1
ENSG00000257261.5	RP11-96H19.1
ENSG00000272369.1	RP11-446N19.1
ENSG00000179715.12	PCED1B
ENSG00000258181.1	RP11-493L12.4
ENSG00000257433.5	RP1-197B17.3
ENSG00000274902.1	RP1-197B17.4
ENSG00000177627.9	C12orf54
ENSG00000264201.1	MIR4701
ENSG00000139626.15	ITGB7
ENSG00000273890.1	RP11-603J24.21
ENSG00000257449.1	RP11-603J24.4
ENSG00000198673.10	FAM19A2
ENSG00000257880.1	RP11-769N19.2
ENSG00000255850.1	TMEM5-AS1
ENSG00000248995.2	RP11-766N7.4
ENSG00000257839.1	RP11-290L1.2
ENSG00000257557.2	RP11-84G21.1
ENSG00000239473.1	RPL7P38
ENSG00000271259.1	RP11-1109F11.5
ENSG00000139329.4	LUM
ENSG00000246985.7	SOCS2-AS1
ENSG00000213250.5	RBMS2P1
ENSG00000241556.1	RP11-490G8.1
ENSG00000199506.1	RNU6-247P
ENSG00000207586.1	MIR135A2
ENSG00000166153.16	DEPDC4
ENSG00000185480.11	PARPBP
ENSG00000171759.9	PAH
ENSG00000277715.1	RP11-651L5.3
ENSG00000255650.5	FAM222A-AS1
ENSG00000273903.1	RP11-686G8.5
ENSG00000135116.9	HRK
ENSG00000252393.1	RNU6-1004P
ENSG00000256092.2	RP13-942N8.1
ENSG00000257025.1	RP11-553N19.1
ENSG00000165474.5	GJB2
ENSG00000213621.3	RPSAP54
ENSG00000201821.1	RNU4-9P
ENSG00000271901.1	RP11-266E6.3
ENSG00000120664.10	SPG20-AS1
ENSG00000226519.1	LINC00390
ENSG00000231856.2	RP11-327P2.5
ENSG00000235660.1	LINC00345
ENSG00000273784.4	RP11-78J21.7
ENSG00000139734.17	DIAPH3
ENSG00000274898.1	AC001226.7
ENSG00000225579.1	EDNRB-AS1
ENSG00000281721.1	LINC01080
ENSG00000226683.2	PWWP2AP1
ENSG00000229246.1	LINC00377
ENSG00000224418.1	STK24-AS1
ENSG00000228889.6	UBAC2-AS1
ENSG00000280734.2	LINC01232
ENSG00000134864.10	GGACT
ENSG00000198542.13	ITGBL1
ENSG00000041515.15	MYO16
ENSG00000274922.1	RP11-88E10.5
ENSG00000126218.11	F10
ENSG00000231882.1	F10-AS1
ENSG00000139835.13	GRTP1
ENSG00000184497.12	TMEM255B
ENSG00000226158.1	CLCP2
ENSG00000185271.7	KLHL33
ENSG00000214274.9	ANG
ENSG00000258604.1	AL161668.5
ENSG00000257285.5	RP11-298I3.1
ENSG00000129474.15	AJUBA
ENSG00000258727.1	RP11-66N24.3
ENSG00000136305.11	CIDEB
ENSG00000139899.10	CBLN3
ENSG00000258744.1	RP11-80A15.1
ENSG00000257842.5	NOVA1-AS1
ENSG00000257185.1	RP11-626P14.2
ENSG00000257056.2	RP11-966I7.2
ENSG00000203546.7	RP11-176H8.1
ENSG00000278002.1	RP11-596C23.2
ENSG00000207004.1	RNU6-301P
ENSG00000275569.1	RP11-930O11.3
ENSG00000258553.5	RP11-16B13.1
ENSG00000255002.1	CTD-2509G16.2
ENSG00000196553.14	LINC00238
ENSG00000258957.1	RP11-363J20.1
ENSG00000279026.1	RP3-414A15.12
ENSG00000119681.11	LTBP2
ENSG00000205579.3	DYNLL1P1
ENSG00000246223.8	LINC01550
ENSG00000066735.14	KIF26A
ENSG00000179627.9	ZBTB42
ENSG00000277867.1	AC138649.1
ENSG00000261418.1	RP11-529J17.3
ENSG00000259523.1	RP11-680F8.3
ENSG00000283345.1	CTD-3092A11.3
ENSG00000269930.1	RP11-932O9.9
ENSG00000198826.10	ARHGAP11A
ENSG00000259392.2	RP11-758N13.3
ENSG00000275636.1	RP11-521C20.5
ENSG00000278493.1	CTD-2382E5.6
ENSG00000092470.11	WDR76
ENSG00000259705.1	RP11-227D13.1
ENSG00000256061.7	DYX1C1
ENSG00000166450.12	PRTG
ENSG00000259251.2	RP11-643M14.1
ENSG00000197361.6	FBXL22
ENSG00000166831.8	RBPMS2
ENSG00000074621.13	SLC24A1
ENSG00000274995.1	RP11-321F6.2
ENSG00000259347.6	RP11-798K3.2
ENSG00000259673.5	IQCH-AS1
ENSG00000260602.2	HMGN2P40
ENSG00000260657.2	RP11-315D16.4
ENSG00000212766.9	EWSAT1
ENSG00000207119.2	U3
ENSG00000260898.5	ADPGK-AS1
ENSG00000129038.15	LOXL1
ENSG00000140459.17	CYP11A1
ENSG00000276744.1	CTD-2562G15.3
ENSG00000140368.12	PSTPIP1
ENSG00000260776.5	RP11-114H24.2
ENSG00000214646.8	RP11-114H24.4
ENSG00000278662.4	GOLGA6L10
ENSG00000229212.7	RP11-561C5.4
ENSG00000259630.2	CTD-2262B20.1
ENSG00000257060.6	RP11-266O8.1
ENSG00000248441.6	LINC01197
ENSG00000259134.5	LINC00924
ENSG00000247809.7	NR2F2-AS1
ENSG00000251209.7	LINC00923
ENSG00000259363.5	CTD-2054N24.2
ENSG00000254744.3	CTD-3076O17.1
ENSG00000259356.1	RP11-90E5.1
ENSG00000184471.7	C1QTNF8
ENSG00000274367.1	LA16c-380H5.6
ENSG00000263011.1	RP11-473M20.11
ENSG00000260468.1	LINC01290
ENSG00000260136.5	CTD-2270L9.4
ENSG00000247735.2	CTD-2574D22.2
ENSG00000260219.2	RP11-347C12.10
ENSG00000275263.1	RP11-1072A3.4
ENSG00000140682.18	TGFB1I1
ENSG00000121270.15	ABCC11
ENSG00000260086.2	RP11-42I10.1
ENSG00000087237.10	CETP
ENSG00000261145.1	RP11-296I10.5
ENSG00000279123.1	RP11-424M24.3
ENSG00000157429.15	ZNF19
ENSG00000272250.1	RP11-346C20.4
ENSG00000261058.1	RP11-252E2.2
ENSG00000277214.1	RP11-70D24.3
ENSG00000278058.1	RP11-70D24.2
ENSG00000064270.12	ATP2C2
ENSG00000131153.8	GINS2
ENSG00000222019.7	URAHP
ENSG00000181031.15	RPH3AL
ENSG00000263345.1	RP1-59D14.5
ENSG00000141255.12	SPATA22
ENSG00000264113.2	RN7SL784P
ENSG00000174327.6	SLC16A13
ENSG00000262624.1	RP11-104H15.9
ENSG00000161958.10	FGF11
ENSG00000129214.14	SHBG
ENSG00000264176.1	MAGOH2P
ENSG00000263508.5	RP11-963H4.3
ENSG00000125409.12	TEKT3
ENSG00000266651.1	RP11-138I1.3
ENSG00000142494.13	SLC47A1
ENSG00000188013.6	MEIS3P2
ENSG00000167525.13	PROCA1
ENSG00000160602.13	NEK8
ENSG00000264290.1	RP11-68I3.4
ENSG00000264647.1	RP11-68I3.7
ENSG00000275185.1	RP13-753N3.3
ENSG00000264456.1	RP11-848P1.2
ENSG00000264743.2	DPRXP4
ENSG00000267547.1	RP11-686D22.4
ENSG00000172123.12	SLFN12
ENSG00000205045.8	SLFN12L
ENSG00000267074.1	RP11-1094M14.5
ENSG00000271503.5	CCL5
ENSG00000277632.1	CCL3
ENSG00000277969.1	CTB-58E17.1
ENSG00000197291.8	RAMP2-AS1
ENSG00000280022.1	RP11-707O23.1
ENSG00000178852.15	EFCAB13
ENSG00000170703.15	TTLL6
ENSG00000011052.21	NME1-NME2
ENSG00000279606.1	RP11-502F1.1
ENSG00000005381.7	MPO
ENSG00000108375.12	RNF43
ENSG00000264672.5	SEPT4-AS1
ENSG00000121101.15	TEX14
ENSG00000199697.1	RNU6-446P
ENSG00000265055.1	AC145343.2
ENSG00000271239.1	RP11-238F2.1
ENSG00000228639.6	AC005152.3
ENSG00000172794.19	RAB37
ENSG00000170190.15	SLC16A5
ENSG00000267737.1	AC061992.2
ENSG00000275516.1	RP11-353N14.7
ENSG00000275542.1	RP11-455O6.9
ENSG00000229848.1	RP13-766D20.2
ENSG00000185269.11	NOTUM
ENSG00000264569.1	RP13-650J16.1
ENSG00000261888.1	AC144831.1
ENSG00000273355.1	RP11-672L10.6
ENSG00000263551.5	RP11-78F17.1
ENSG00000266405.3	CBX3P2
ENSG00000264235.5	RP13-270P17.1
ENSG00000266578.1	RP11-838N2.5
ENSG00000206432.4	TMEM200C
ENSG00000273352.1	RP11-61L19.3
ENSG00000267079.1	RP11-820I16.1
ENSG00000256616.3	RP11-815J4.6
ENSG00000053747.15	LAMA3
ENSG00000265752.2	RP11-403A21.1
ENSG00000273321.1	RP11-621L6.3
ENSG00000279439.1	CTD-2576N18.1
ENSG00000263698.1	RP11-408H20.3
ENSG00000263688.1	RP11-386P4.1
ENSG00000278464.1	RP11-96A15.1
ENSG00000186496.10	ZNF396
ENSG00000175886.10	RPL7AP66
ENSG00000267586.6	LINC00907
ENSG00000267724.1	RP11-49K24.8
ENSG00000184828.9	ZBTB7C
ENSG00000267325.1	LINC01415
ENSG00000081923.11	ATP8B1
ENSG00000134443.9	GRP
ENSG00000183287.13	CCBE1
ENSG00000283667.1	RP11-793J2.1
ENSG00000266256.1	LINC00683
ENSG00000166573.5	GALR1
ENSG00000131196.17	NFATC1
ENSG00000178184.15	PARD6G
ENSG00000267751.5	AC009005.2
ENSG00000116017.10	ARID3A
ENSG00000213638.5	ADAT3
ENSG00000267011.5	CTB-50L17.16
ENSG00000260500.1	CTD-3193O13.1
ENSG00000142449.12	FBN3
ENSG00000267119.1	RPL10P15
ENSG00000267082.1	CTC-510F12.2
ENSG00000273733.1	CTC-510F12.7
ENSG00000197054.11	ZNF763
ENSG00000213293.4	CTD-2666L21.3
ENSG00000196466.10	ZNF799
ENSG00000242852.6	ZNF709
ENSG00000249709.7	ZNF564
ENSG00000187867.8	PALM3
ENSG00000224543.4	SNRPGP15
ENSG00000256210.3	AC005255.3
ENSG00000267275.1	CTD-2562J15.6
ENSG00000282851.1	BISPR
ENSG00000188051.6	TMEM221
ENSG00000269736.1	CTD-2521M24.11
ENSG00000267959.3	MIR3188
ENSG00000269019.1	AC005932.1
ENSG00000268555.1	RP11-678G14.3
ENSG00000268278.1	RP11-420K14.1
ENSG00000197134.11	ZNF257
ENSG00000236312.3	RPL34P34
ENSG00000229676.2	ZNF492
ENSG00000267886.1	CTD-2291D10.4
ENSG00000183850.13	ZNF730
ENSG00000277013.1	CTC-526N19.1
ENSG00000269653.1	CTB-102L5.7
ENSG00000207281.1	Y_RNA
ENSG00000266921.1	RP11-15A1.7
ENSG00000280087.1	CTB-129P6.7
ENSG00000104881.15	PPP1R13L
ENSG00000267395.5	AC074212.6
ENSG00000105327.16	BBC3
ENSG00000277383.1	CTD-3001H11.2
ENSG00000178150.8	ZNF114
ENSG00000126453.9	BCL2L12
ENSG00000204666.3	FLJ26850
ENSG00000105374.9	NKG7
ENSG00000228323.2	AC008753.6
ENSG00000225370.1	AC011515.2
ENSG00000276578.1	LLNLR-285B5.1
ENSG00000172296.12	SPTLC3
ENSG00000101230.5	ISM1
ENSG00000125804.13	FAM182A
ENSG00000088320.3	REM1
ENSG00000101306.10	MYLK2
ENSG00000101331.15	CCM2L
ENSG00000149646.12	CNBD2
ENSG00000124116.18	WFDC3
ENSG00000273828.1	RP11-394O2.3
ENSG00000264901.1	MIR3616
ENSG00000283529.1	RP4-791K14.2
ENSG00000231742.5	LINC01273
ENSG00000026559.13	KCNG1
ENSG00000236352.1	AC005220.3
ENSG00000087589.16	CASS4
ENSG00000226308.1	RP4-813D12.3
ENSG00000277270.1	RP5-827E24.1
ENSG00000274034.1	MIR6813
ENSG00000275496.4	CH507-24F1.2
ENSG00000281383.1	CH507-513H4.5
ENSG00000279414.1	bP-2171C21.4
ENSG00000279208.1	bP-21264C1.1
ENSG00000278618.1	MIR8069-2
ENSG00000270071.1	AP001172.2
ENSG00000228592.1	D21S2088E
ENSG00000227054.1	FDX1P2
ENSG00000156265.15	MAP3K7CL
ENSG00000273017.1	AP000240.9
ENSG00000234293.1	BACH1-IT3
ENSG00000174680.9	GRIK1-AS1
ENSG00000230870.2	FBXW11P1
ENSG00000214955.5	AP000318.2
ENSG00000180509.11	KCNE1
ENSG00000273210.1	AP001437.1
ENSG00000235023.1	AP001626.2
ENSG00000225731.1	AP001627.1
ENSG00000160200.17	CBS
ENSG00000160233.7	LRRC3
ENSG00000100033.16	PRODH
ENSG00000234928.1	AP000344.3
ENSG00000227755.1	AP000344.4
ENSG00000099994.10	SUSD2
ENSG00000183765.20	CHEK2
ENSG00000237015.1	CTA-984G1.5
ENSG00000273216.1	AC002059.10
ENSG00000227117.6	HORMAD2-AS1
ENSG00000227201.2	CNN2P1
ENSG00000176635.17	HORMAD2
ENSG00000279699.1	RP1-102K2.9
ENSG00000242114.5	MTFP1
ENSG00000227895.5	ISX-AS1
ENSG00000100196.10	KDELR3
ENSG00000100206.9	DMC1
ENSG00000243811.7	APOBEC3D
ENSG00000128394.16	APOBEC3F
ENSG00000239713.7	APOBEC3G
ENSG00000100162.14	CENPM
ENSG00000270022.3	RNU12
ENSG00000188064.9	WNT7B
ENSG00000273145.1	CITF22-92A6.1
ENSG00000280384.1	RP4-695O20.1
ENSG00000217442.3	SYCE3
ENSG00000101825.7	MXRA5
ENSG00000263652.1	MIR548AX
ENSG00000232392.1	AC002366.3
ENSG00000212663.2	RP1-122K4.3
ENSG00000206663.1	Y_RNA
ENSG00000233785.1	RP13-314C10.5
ENSG00000234636.2	MED14OS
ENSG00000216866.5	RPS2P55
ENSG00000234390.4	USP27X-AS1
ENSG00000227486.1	RP13-188A5.1
ENSG00000182489.8	XKRX
ENSG00000228275.1	ARMCX3-AS1
ENSG00000147256.10	ARHGAP36
ENSG00000147257.13	GPC3
ENSG00000156500.14	FAM122C
ENSG00000129680.15	MAP7D3
ENSG00000156925.11	ZIC3
ENSG00000198930.12	CSAG1
ENSG00000160219.11	GAB3
ENSG00000224216.1	RP13-228J13.1
ENSG00000178605.13_PAR_Y	GTPBP6
ENSG00000224151.1	USP9YP28
ENSG00000210049.1	MT-TF
