## Supplementary material for "Genetic and environmental regulation of caudate nucleus transcriptome: insight into schizophrenia risk and the dopamine system": Data S6: module11_go_enrichment.tsv

# GO	NS	enrichment	name	ratio_in_study	ratio_in_pop	p_uncorrected	depth	study_count	p_fdr_bh	study_items
GO:0062023	CC	e	collagen-containing extracellular matrix	16/286	374/20656	7.21217046304801e-05	3	16	0.04231140004988166	1281, 1303, 1306, 2719, 3909, 4016, 4053, 4060, 5118, 7041, 9068, 25878, 54829, 83872, 91522, 340267
GO:0031012	CC	e	extracellular matrix	12/286	235/20656	0.00011362710094005822	2	12	0.04999592441362562	1281, 1306, 4053, 4060, 11174, 50939, 54829, 84467, 91522, 147372, 340267, 392617
GO:0005730	CC	p	nucleolus	3/286	1311/20656	2.2032547972562676e-05	5	3	0.03877728443171031	283, 283807, 101927423
GO:0005654	CC	p	nucleoplasm	27/286	3697/20656	6.887712637048462e-05	2	27	0.04231140004988166	1238, 1820, 3077, 3174, 4353, 4772, 5205, 5241, 6932, 7547, 7984, 9447, 10848, 11200, 23026, 51659, 54796, 55010, 55107, 55286, 55971, 79019, 79843, 84962, 113179, 163050, 100128927
GO:0005201	MF	e	extracellular matrix structural constituent	12/286	137/20656	4.707982396791605e-07	2	12	0.001997126132718999	1281, 1306, 3909, 4053, 4060, 5118, 25878, 50939, 83872, 84467, 91522, 340267
