## Supplementary material for "Genetic and environmental regulation of caudate nucleus transcriptome: insight into schizophrenia risk and the dopamine system": Data S6: module12_genes.csv

gene_id	gene_name
ENSG00000187634.11	SAMD11
ENSG00000225285.1	RP4-758J18.10
ENSG00000237436.1	RP11-312B8.1
ENSG00000171608.15	PIK3CD
ENSG00000162490.6	DRAXIN
ENSG00000235084.3	CHCHD2P6
ENSG00000179743.4	FLJ37453
ENSG00000218510.6	LINC00339
ENSG00000188672.17	RHCE
ENSG00000175793.11	SFN
ENSG00000197989.13	SNHG12
ENSG00000084628.9	NKAIN1
ENSG00000160062.14	ZBTB8A
ENSG00000233621.1	LINC01137
ENSG00000116985.11	BMP8B
ENSG00000207962.1	MIR30C1
ENSG00000179862.6	CITED4
ENSG00000283414.1	U6
ENSG00000142959.4	BEST4
ENSG00000224805.2	LINC00853
ENSG00000162367.11	TAL1
ENSG00000123473.15	STIL
ENSG00000235105.1	RP11-329A14.1
ENSG00000198841.3	KTI12
ENSG00000116157.5	GPX7
ENSG00000236360.2	RP11-334A14.2
ENSG00000226754.1	RP5-1024G6.5
ENSG00000225675.2	RP4-784A16.5
ENSG00000243725.6	TTC4
ENSG00000173406.15	DAB1
ENSG00000185839.3	RP4-592A1.2
ENSG00000203943.8	SAMD13
ENSG00000122432.16	SPATA1
ENSG00000261737.1	RP4-612B15.3
ENSG00000237505.6	PKN2-AS1
ENSG00000233184.6	RP11-421L21.3
ENSG00000227850.1	SEPT2P1
ENSG00000224167.1	RP3-522D1.1
ENSG00000271427.1	RP11-188D8.1
ENSG00000183508.4	FAM46C
ENSG00000234998.1	RP11-439A17.10
ENSG00000223345.3	HIST2H2BA
ENSG00000211451.11	GNRHR2
ENSG00000264343.5	NOTCH2NL
ENSG00000207340.1	RNVU1-1
ENSG00000274423.1	RP11-544O24.2
ENSG00000143443.9	C1orf56
ENSG00000265753.2	RN7SL444P
ENSG00000272654.1	RP11-422P24.11
ENSG00000173207.12	CKS1B
ENSG00000203761.5	MSTO2P
ENSG00000237842.2	RP11-110J1.2
ENSG00000163563.7	MNDA
ENSG00000260766.1	RP11-226L15.5
ENSG00000213080.3	RP11-312J18.5
ENSG00000158887.15	MPZ
ENSG00000215835.2	RP11-9L18.2
ENSG00000076258.9	FMO4
ENSG00000226375.1	RP3-395P12.2
ENSG00000117586.10	TNFSF4
ENSG00000120334.15	CENPL
ENSG00000270084.1	GAS5-AS1
ENSG00000242193.9	RP11-568K15.1
ENSG00000203724.10	C1orf53
ENSG00000163395.16	IGFN1
ENSG00000196878.13	LAMB3
ENSG00000162757.4	C1orf74
ENSG00000226986.4	RP11-543B16.2
ENSG00000153363.12	LINC00467
ENSG00000198468.7	FLVCR1-AS1
ENSG00000225265.1	TAF1A-AS1
ENSG00000229930.1	RP11-504P24.5
ENSG00000185842.14	DNAH14
ENSG00000225518.2	RP11-396C23.2
ENSG00000183814.15	LIN9
ENSG00000177788.5	RP5-1061H20.4
ENSG00000143633.12	C1orf131
ENSG00000162946.20	DISC1
ENSG00000231663.1	RP5-827C21.4
ENSG00000229291.1	RP4-580N22.2
ENSG00000252516.1	RNA5SP82
ENSG00000162722.8	TRIM58
ENSG00000264500.1	MIR3124
ENSG00000185220.11	PGBD2
ENSG00000172554.11	SNTG2
ENSG00000269973.1	RP11-95D17.1
ENSG00000230154.1	AC018463.4
ENSG00000134323.10	MYCN
ENSG00000178295.14	GEN1
ENSG00000170745.11	KCNS3
ENSG00000205111.8	CDKL4
ENSG00000233230.1	AC079807.2
ENSG00000143942.4	CHAC2
ENSG00000162997.15	PRORSD1P
ENSG00000270820.5	RP11-355B11.2
ENSG00000228541.1	AC093159.1
ENSG00000273275.1	RP11-474G23.2
ENSG00000204923.3	FBXO48
ENSG00000231327.1	AC016700.5
ENSG00000272735.1	RP11-467P9.1
ENSG00000235499.1	AC073046.25
ENSG00000115318.11	LOXL3
ENSG00000229385.1	AC010975.1
ENSG00000273080.1	RP11-301O19.1
ENSG00000233850.1	AC103563.8
ENSG00000231822.1	AC019097.7
ENSG00000273306.1	RP11-527J8.1
ENSG00000196460.12	RFX8
ENSG00000228528.1	AC068057.1
ENSG00000272994.1	RP11-332H14.2
ENSG00000172965.14	MIR4435-2HG
ENSG00000237753.1	AC079922.3
ENSG00000221055.1	MIR1302-3
ENSG00000235026.5	DPP10-AS1
ENSG00000213236.3	YWHAZP2
ENSG00000173349.5	SFT2D3
ENSG00000230756.1	RHOQP3
ENSG00000152128.13	TMEM163
ENSG00000121966.6	CXCR4
ENSG00000231969.1	AC144449.1
ENSG00000123610.4	TNFAIP6
ENSG00000007001.12	UPP2
ENSG00000271924.1	RNA5SP108
ENSG00000115290.9	GRB14
ENSG00000277998.1	RP11-452N17.1
ENSG00000234350.4	AC007405.4
ENSG00000204334.7	ERICH2
ENSG00000226853.2	AC010894.3
ENSG00000218175.2	AC016739.2
ENSG00000223960.6	AC009948.5
ENSG00000226564.1	FTH1P20
ENSG00000231689.2	LINC01090
ENSG00000252130.1	RNU6-1045P
ENSG00000162971.10	TYW5
ENSG00000163535.17	SGO2
ENSG00000155754.14	ALS2CR11
ENSG00000144401.14	METTL21A
ENSG00000163449.10	TMEM169
ENSG00000199121.4	MIR26B
ENSG00000239498.1	AC114765.1
ENSG00000236451.2	AC067956.1
ENSG00000272622.1	RP11-395N3.2
ENSG00000206885.1	SNORA75
ENSG00000186235.10	AC016757.3
ENSG00000168393.12	DTYMK
ENSG00000224318.5	CHL1-AS2
ENSG00000224957.5	LINC01266
ENSG00000235978.6	AC018816.3
ENSG00000229642.1	AC027119.1
ENSG00000269886.1	RP11-266J6.2
ENSG00000132170.19	PPARG
ENSG00000144596.12	GRIP2
ENSG00000225386.1	AC099754.1
ENSG00000187118.12	CMC1
ENSG00000206559.7	ZCWPW2
ENSG00000271324.1	RP11-10C24.2
ENSG00000244607.5	CCDC13
ENSG00000163808.16	KIF15
ENSG00000230530.1	LIMD1-AS1
ENSG00000172113.8	NME6
ENSG00000221883.2	ARIH2OS
ENSG00000223343.1	RP13-131K19.2
ENSG00000273211.1	RP13-131K19.7
ENSG00000164087.7	POC1A
ENSG00000239557.1	RP11-168J18.6
ENSG00000243295.1	CTD-2185K10.1
ENSG00000271843.1	RP11-245J9.5
ENSG00000214552.4	COPS8P2
ENSG00000241506.1	PSMC1P1
ENSG00000243547.1	HNRNPKP4
ENSG00000239445.5	ST3GAL6-AS1
ENSG00000256628.3	ZBTB11-AS1
ENSG00000279349.1	RP11-147G7.3
ENSG00000151576.10	QTRT2
ENSG00000198406.7	BZW1P2
ENSG00000196981.3	WDR5B
ENSG00000114547.9	ROPN1B
ENSG00000073111.13	MCM2
ENSG00000279507.1	RP11-723O4.7
ENSG00000271270.5	TMCC1-AS1
ENSG00000239213.5	NCK1-AS1
ENSG00000268129.1	RP11-91G21.1
ENSG00000229619.3	MBNL1-AS1
ENSG00000240489.1	SETP14
ENSG00000174912.7	METTL15P1
ENSG00000243176.5	RP11-550I24.2
ENSG00000260572.1	RP11-16N11.2
ENSG00000237978.5	KCNMB2-AS1
ENSG00000260743.1	RP11-255C15.3
ENSG00000239381.6	RP11-4B14.3
ENSG00000251730.1	SNORA4
ENSG00000163900.10	TMEM41A
ENSG00000136514.2	RTP4
ENSG00000225764.1	P3H2-AS1
ENSG00000180611.6	MB21D2
ENSG00000236508.1	ATP13A5-AS1
ENSG00000272707.1	RP11-534C12.1
ENSG00000232065.1	LINC01063
ENSG00000251669.5	FAM86EP
ENSG00000266240.1	MIR5091
ENSG00000248138.5	RP11-446J8.1
ENSG00000237350.1	CDC42P6
ENSG00000240005.5	RP11-293A21.1
ENSG00000177752.14	YIPF7
ENSG00000174799.10	CEP135
ENSG00000250846.6	EPHA5-AS1
ENSG00000249565.2	SERBP1P5
ENSG00000138669.9	PRKG2
ENSG00000272677.1	RP11-127B20.3
ENSG00000138639.17	ARHGAP24
ENSG00000163633.10	C4orf36
ENSG00000270720.1	RP11-84C13.2
ENSG00000248161.5	RP11-499E18.1
ENSG00000138792.9	ENPEP
ENSG00000260526.1	RP11-73K9.2
ENSG00000281731.2	RP11-384K6.8
ENSG00000170917.13	NUDT6
ENSG00000251372.5	LINC00499
ENSG00000252503.1	RNU6-531P
ENSG00000137463.4	MGARP
ENSG00000178458.5	H3F3AP6
ENSG00000196951.10	SCOC-AS1
ENSG00000236296.7	GUSBP5
ENSG00000251600.5	RP11-673E1.1
ENSG00000248828.1	RP11-673E1.4
ENSG00000248890.1	HHIP-AS1
ENSG00000250357.1	RP11-503L19.1
ENSG00000121211.7	MND1
ENSG00000205208.4	C4orf46
ENSG00000248632.1	RP11-366M4.11
ENSG00000229204.3	PTGES3P3
ENSG00000272646.1	RP11-188P17.2
ENSG00000272744.1	RP11-367N14.3
ENSG00000271646.1	RP11-326I11.3
ENSG00000250327.1	RPSAP70
ENSG00000249159.6	RP11-480D4.2
ENSG00000250786.1	SNHG18
ENSG00000259802.1	CTD-2256P15.2
ENSG00000206814.1	Y_RNA
ENSG00000249937.5	RP11-454P21.1
ENSG00000249572.1	CTD-2203K17.1
ENSG00000112964.13	GHR
ENSG00000247796.2	CTD-2366F13.1
ENSG00000155542.11	SETD9
ENSG00000272308.1	RP11-231G3.1
ENSG00000251279.1	CTC-436P18.1
ENSG00000186105.7	LRRC70
ENSG00000280187.1	CTC-351M12.1
ENSG00000183323.12	CCDC125
ENSG00000183474.15	GTF2H2C
ENSG00000205571.12	SMN2
ENSG00000145736.14	GTF2H2
ENSG00000251634.2	RP11-1280N14.3
ENSG00000272525.1	RP11-79P5.9
ENSG00000214944.9	ARHGEF28
ENSG00000271714.1	CTD-2377O17.1
ENSG00000145700.9	ANKRD31
ENSG00000254893.5	AC113404.1
ENSG00000248569.1	CTC-512J14.5
ENSG00000251495.1	PPIAP11
ENSG00000260871.1	CTD-2373J6.1
ENSG00000113356.11	POLR3G
ENSG00000175449.13	RFESD
ENSG00000113532.12	ST8SIA4
ENSG00000197744.5	PTMAP2
ENSG00000164404.8	GDF9
ENSG00000279469.1	RP11-215P8.2
ENSG00000249637.1	CTC-329D1.2
ENSG00000113119.12	TMCO6
ENSG00000231185.6	AC005592.2
ENSG00000186314.11	PRELID2
ENSG00000169252.5	ADRB2
ENSG00000249669.8	CARMN
ENSG00000164296.6	TIGD6
ENSG00000145908.12	ZNF300
ENSG00000197083.11	ZNF300P1
ENSG00000213433.5	RPLP1P6
ENSG00000135074.15	ADAM19
ENSG00000113272.13	THG1L
ENSG00000164611.12	PTTG1
ENSG00000253785.1	CTC-308K20.3
ENSG00000249109.1	RP11-1026M7.2
ENSG00000170089.15	RP11-423H2.1
ENSG00000234284.6	ZNF879
ENSG00000248514.1	CTC-338M12.1
ENSG00000244041.7	LINC01011
ENSG00000216863.9	LY86-AS1
ENSG00000230314.6	ELOVL2-AS1
ENSG00000145979.17	TBC1D7
ENSG00000233822.4	HIST1H2BN
ENSG00000272009.1	RP1-313I6.12
ENSG00000137185.11	ZSCAN9
ENSG00000270326.1	RP5-874C20.6
ENSG00000281831.1	HCP5B
ENSG00000230795.3	HLA-K
ENSG00000066379.14	ZNRD1
ENSG00000236603.2	RANP1
ENSG00000272221.1	XXbac-BPG181B23.7
ENSG00000274494.1	MIR6832
ENSG00000204427.11	ABHD16A
ENSG00000204315.3	FKBPL
ENSG00000272288.5	RP11-140K17.3
ENSG00000023892.10	DEF6
ENSG00000112039.3	FANCE
ENSG00000276712.1	MIR7111
ENSG00000228614.1	RP13-476E20.1
ENSG00000146143.17	PRIM2
ENSG00000224349.2	RP11-462G2.2
ENSG00000232389.1	RP11-134K13.2
ENSG00000225793.2	RP1-234P15.4
ENSG00000233797.1	UFL1-AS1
ENSG00000187472.4	RP11-67P15.1
ENSG00000260000.2	RP3-467N11.1
ENSG00000271730.1	RP11-787I22.3
ENSG00000111816.7	FRK
ENSG00000111877.17	MCM9
ENSG00000135549.14	PKIB
ENSG00000226149.5	RP1-69D17.4
ENSG00000231028.8	LINC00271
ENSG00000232618.1	RP11-439L18.1
ENSG00000189007.15	ADAT2
ENSG00000118508.4	RAB32
ENSG00000112029.9	FBXO5
ENSG00000271551.2	RP11-230C9.2
ENSG00000271913.5	RP1-111C20.4
ENSG00000272841.1	RP3-428L16.2
ENSG00000184786.5	TCTE3
ENSG00000229043.2	AC091729.9
ENSG00000272953.1	RP11-1275H24.2
ENSG00000223838.1	AC007091.1
ENSG00000136235.15	GPNMB
ENSG00000153790.11	C7orf31
ENSG00000227191.8	TRGC2
ENSG00000227172.2	AC011290.4
ENSG00000136197.12	C7orf25
ENSG00000228903.7	RASA4CP
ENSG00000146677.7	AC004453.8
ENSG00000218305.3	CDC14C
ENSG00000275061.2	RP11-220H4.6
ENSG00000235720.1	RP11-340I6.6
ENSG00000232727.2	YWHAEP1
ENSG00000235349.1	RP11-561N12.6
ENSG00000223476.1	VN1R42P
ENSG00000229886.1	RP5-1132H15.3
ENSG00000154710.15	RABGEF1
ENSG00000224273.2	AC005077.7
ENSG00000188372.14	ZP3
ENSG00000214293.8	APTR
ENSG00000170381.12	SEMA3E
ENSG00000224046.1	AC005076.5
ENSG00000135185.11	TMEM243
ENSG00000001630.15	CYP51A1
ENSG00000271159.1	HINT1P2
ENSG00000197093.10	GAL3ST4
ENSG00000225807.1	RP11-44M6.1
ENSG00000176125.4	UFSP1
ENSG00000227053.1	RP11-395B7.4
ENSG00000239569.3	KMT2E-AS1
ENSG00000244490.1	RWDD4P1
ENSG00000105865.10	DUS4L
ENSG00000241764.3	AC002467.7
ENSG00000106034.17	CPED1
ENSG00000146856.14	AGBL3
ENSG00000272941.1	RP11-134L10.1
ENSG00000260231.1	JHDM1D-AS1
ENSG00000106462.10	EZH2
ENSG00000204947.8	ZNF425
ENSG00000276538.1	RP11-545G3.2
ENSG00000106526.10	ACTR3C
ENSG00000188707.5	ZBED6CL
ENSG00000106560.10	GIMAP2
ENSG00000241007.1	SEPT7P6
ENSG00000273117.1	AC144652.1
ENSG00000172748.12	ZNF596
ENSG00000246089.3	RP11-115C21.2
ENSG00000249898.7	MCPH1-AS1
ENSG00000249188.1	ENPP7P1
ENSG00000255020.1	AF131216.5
ENSG00000255495.1	AC145124.2
ENSG00000254092.1	RP11-369E15.3
ENSG00000168476.11	REEP4
ENSG00000167034.9	NKX3-1
ENSG00000228451.3	SDAD1P1
ENSG00000127589.4	TUBBP1
ENSG00000243181.2	RP11-734J24.1
ENSG00000156675.15	RAB11FIP1
ENSG00000165046.12	LETM2
ENSG00000181690.7	PLAG1
ENSG00000185697.16	MYBL1
ENSG00000254349.5	MIR2052HG
ENSG00000137558.7	PI15
ENSG00000133740.10	E2F5
ENSG00000253549.5	CA3-AS1
ENSG00000246662.6	LINC00535
ENSG00000197275.13	RAD54B
ENSG00000265817.1	FSBP
ENSG00000252755.1	RNU6-703P
ENSG00000174226.8	SNX31
ENSG00000228224.3	NACAP1
ENSG00000236939.2	BAALC-AS2
ENSG00000254615.2	RP11-395G23.3
ENSG00000281641.2	SAMD12-AS1
ENSG00000189376.11	C8orf76
ENSG00000180938.5	ZNF572
ENSG00000249859.8	PVT1
ENSG00000225259.4	ST13P6
ENSG00000253741.1	CTD-2292P10.4
ENSG00000147813.15	NAPRT
ENSG00000170631.14	ZNF16
ENSG00000181404.15	WASH1
ENSG00000273061.1	CDC37L1-AS1
ENSG00000215237.6	RP11-54D18.2
ENSG00000232176.1	RP11-146N23.1
ENSG00000188921.13	HACD4
ENSG00000240498.6	CDKN2B-AS1
ENSG00000281128.1	PTENP1-AS
ENSG00000213866.3	YBX1P10
ENSG00000213839.4	TMX2P1
ENSG00000278175.2	GLIDR
ENSG00000276832.1	RP11-187C18.4
ENSG00000154529.14	CNTNAP3B
ENSG00000283378.1	CH17-296N19.1
ENSG00000154537.4	FAM27C
ENSG00000215548.2	FRG1JP
ENSG00000278763.1	FAM27B
ENSG00000196873.15	CBWD3
ENSG00000233178.7	RP11-88I18.2
ENSG00000180447.6	GAS1
ENSG00000226237.1	GAS1RR
ENSG00000225194.2	LINC00092
ENSG00000224546.2	EIF4BP3
ENSG00000237461.1	RP11-554F20.1
ENSG00000277556.1	OR13C5
ENSG00000261094.2	RP11-355O1.11
ENSG00000119333.11	WDR34
ENSG00000204055.4	RP11-247A12.2
ENSG00000160345.12	C9orf116
ENSG00000199161.1	MIR126
ENSG00000272764.1	RP11-318E3.9
ENSG00000225383.7	SFTA1P
ENSG00000152457.17	DCLRE1C
ENSG00000260314.2	MRC1
ENSG00000231920.1	NEBL-AS1
ENSG00000223131.1	RNA5SP304
ENSG00000226386.1	PARD3-AS1
ENSG00000226113.1	RP11-672F9.1
ENSG00000273363.1	RP11-285G1.14
ENSG00000265366.6	GLUD1P7
ENSG00000266217.2	CTSLP2
ENSG00000122952.16	ZWINT
ENSG00000228527.1	RP11-179B15.5
ENSG00000198246.7	SLC29A3
ENSG00000107736.19	CDH23
ENSG00000227540.1	DNAJC9-AS1
ENSG00000279088.1	RP11-574K11.24
ENSG00000189129.13	PLAC9
ENSG00000224914.2	LINC00863
ENSG00000184719.11	RNLS
ENSG00000273124.1	RP11-236B18.5
ENSG00000180581.7	SRP9P1
ENSG00000176273.14	SLC35G1
ENSG00000226688.6	ENTPD1-AS1
ENSG00000240527.1	RP11-429G19.3
ENSG00000165879.8	FRAT1
ENSG00000241935.8	HOGA1
ENSG00000278601.1	RP11-348N5.9
ENSG00000188613.6	NANOS1
ENSG00000121898.12	CPXM2
ENSG00000224023.10	FLJ37035
ENSG00000237489.3	LINC00959
ENSG00000148803.11	FUOM
ENSG00000233435.2	AGGF1P2
ENSG00000254910.1	RP11-326C3.7
ENSG00000255153.1	TOLLIP-AS1
ENSG00000255823.3	MTRNR2L8
ENSG00000186104.10	CYP2R1
ENSG00000255418.5	RP11-266A24.1
ENSG00000254427.1	RP11-430H10.1
ENSG00000205106.4	DKFZp779M0652
ENSG00000134574.11	DDB2
ENSG00000226268.3	RP11-61N20.3
ENSG00000172409.5	CLP1
ENSG00000149476.15	TKFC
ENSG00000162144.9	CYB561A3
ENSG00000167994.11	RAB3IL1
ENSG00000149016.15	TUT1
ENSG00000184999.11	SLC22A10
ENSG00000133315.10	MACROD1
ENSG00000168071.21	CCDC88B
ENSG00000175482.8	POLD4
ENSG00000110719.9	TCIRG1
ENSG00000175536.6	LIPT2
ENSG00000149243.15	KLHL35
ENSG00000178301.3	AQP11
ENSG00000246523.7	RP11-736K20.6
ENSG00000086991.12	NOX4
ENSG00000196371.3	FUT4
ENSG00000255129.5	RP11-839D17.3
ENSG00000270179.1	RP11-159N11.4
ENSG00000246100.3	LINC00900
ENSG00000278376.1	RP11-158I9.8
ENSG00000137700.16	SLC37A4
ENSG00000272186.1	RP11-110I1.13
ENSG00000256269.6	HMBS
ENSG00000245248.7	USP2-AS1
ENSG00000150433.9	TMEM218
ENSG00000149328.14	GLB1L2
ENSG00000177406.4	RP11-218M22.1
ENSG00000111247.14	RAD51AP1
ENSG00000010219.13	DYRK4
ENSG00000111254.7	AKAP3
ENSG00000111671.9	SPSB2
ENSG00000164845.16	FAM86FP
ENSG00000139187.9	KLRG1
ENSG00000231503.4	PTMAP4
ENSG00000237248.4	LINC00987
ENSG00000165685.8	TMEM52B
ENSG00000283475.1	MIR1244-4
ENSG00000182993.3	C12orf60
ENSG00000256287.1	RP11-664H17.1
ENSG00000247934.4	RP11-967K21.1
ENSG00000278733.1	RP11-425D17.1
ENSG00000110900.14	TSPAN11
ENSG00000139160.13	ETFBKMT
ENSG00000276900.1	RP11-467L13.7
ENSG00000256538.1	RP11-847H18.3
ENSG00000269514.1	RP11-370I10.12
ENSG00000186666.5	BCDIN3D
ENSG00000161798.6	AQP5
ENSG00000086159.12	AQP6
ENSG00000260473.2	RP11-923I11.4
ENSG00000205323.8	SARNP
ENSG00000123353.9	ORMDL2
ENSG00000135482.6	ZC3H10
ENSG00000257303.1	RP11-977G19.11
ENSG00000111602.11	TIMELESS
ENSG00000176422.13	SPRYD4
ENSG00000123329.17	ARHGAP9
ENSG00000037897.16	METTL1
ENSG00000118600.11	TMEM5
ENSG00000243024.6	RPS11P6
ENSG00000256293.2	RP11-114F3.2
ENSG00000127311.9	HELB
ENSG00000240087.3	RPSAP12
ENSG00000257507.1	RP11-956E11.1
ENSG00000236333.3	TRHDE-AS1
ENSG00000180481.10	GLIPR1L2
ENSG00000258216.5	RP11-654D12.2
ENSG00000166130.14	IKBIP
ENSG00000274560.1	RP11-285E23.2
ENSG00000075188.8	NUP37
ENSG00000235162.8	C12orf75
ENSG00000257890.1	RP11-114F10.2
ENSG00000260329.1	RP11-412D9.4
ENSG00000089127.12	OAS1
ENSG00000274859.1	RP11-136L23.2
ENSG00000277283.1	RP1-267D11.6
ENSG00000089163.4	SIRT4
ENSG00000135124.14	P2RX4
ENSG00000184047.15	DIABLO
ENSG00000184445.11	KNTC1
ENSG00000207518.1	RNU6-59P
ENSG00000261485.1	PAN3-AS1
ENSG00000236711.2	SMAD9-IT1
ENSG00000215483.9	LINC00598
ENSG00000215482.3	CALM2P3
ENSG00000102445.18	KIAA0226L
ENSG00000273723.1	RP11-93H24.3
ENSG00000278722.1	RP11-95F22.1
ENSG00000136122.15	BORA
ENSG00000102805.14	CLN5
ENSG00000276809.1	RP11-10E18.7
ENSG00000043355.11	ZIC2
ENSG00000151287.16	TEX30
ENSG00000201847.1	SNORD31
ENSG00000272695.1	GAS6-AS2
ENSG00000238344.1	SNORD126
ENSG00000165804.15	ZNF219
ENSG00000100802.14	C14orf93
ENSG00000258444.1	CTD-2201G16.1
ENSG00000276698.1	RP11-468E2.10
ENSG00000254505.9	CHMP4A
ENSG00000157379.13	DHRS1
ENSG00000100890.15	KIAA0391
ENSG00000259022.2	DNAJC8P1
ENSG00000258708.1	SLC25A21-AS1
ENSG00000150527.16	CTAGE5
ENSG00000258940.2	RP11-407N17.5
ENSG00000179476.7	C14orf28
ENSG00000165501.16	LRR1
ENSG00000258731.1	RP11-547D23.1
ENSG00000100526.19	CDKN3
ENSG00000186615.10	KTN1-AS1
ENSG00000258645.2	HSPE1P2
ENSG00000276116.2	FUT8-AS1
ENSG00000224861.1	YBX1P1
ENSG00000259146.3	RP1-261D10.2
ENSG00000182732.16	RGS6
ENSG00000119599.16	DCAF4
ENSG00000177465.4	ACOT4
ENSG00000119703.13	ZC2HC1C
ENSG00000273729.1	RP11-7F17.8
ENSG00000165553.4	NGB
ENSG00000100577.18	GSTZ1
ENSG00000258999.1	RP11-114N19.3
ENSG00000273783.1	CTD-2506P8.6
ENSG00000258733.5	CTD-2341M24.1
ENSG00000258920.1	FOXN3-AS1
ENSG00000140025.15	EFCAB11
ENSG00000234648.1	AL162151.3
ENSG00000207989.3	MIR493
ENSG00000258460.1	RP11-168L7.1
ENSG00000258498.7	DIO3OS
ENSG00000258736.1	RP11-982M15.7
ENSG00000185100.10	ADSSL1
ENSG00000251602.6	RP11-521B24.3
ENSG00000258590.5	NBEAP1
ENSG00000274835.1	RP11-566K19.11
ENSG00000276141.4	WHAMMP3
ENSG00000104044.15	OCA2
ENSG00000259906.1	RP11-932O9.4
ENSG00000270055.1	CTD-3092A11.2
ENSG00000259448.2	RP11-16E12.1
ENSG00000262728.5	RP11-1000B6.8
ENSG00000232653.8	GOLGA8N
ENSG00000182405.5	PGBD4
ENSG00000259751.1	RP11-83J16.3
ENSG00000137804.12	NUSAP1
ENSG00000260490.2	MYL12BP1
ENSG00000168806.7	LCMT2
ENSG00000275601.1	AC011330.13
ENSG00000166262.15	FAM227B
ENSG00000273674.4	CTD-2378E12.1
ENSG00000183578.6	TNFAIP8L3
ENSG00000274954.1	RP11-56B16.6
ENSG00000261652.2	C15orf65
ENSG00000157890.17	MEGF11
ENSG00000261351.2	CTD-3185P2.1
ENSG00000260269.5	CTD-2323K18.1
ENSG00000274515.1	CTD-2026K11.5
ENSG00000188266.13	HYKK
ENSG00000166557.12	TMED3
ENSG00000169330.8	KIAA1024
ENSG00000180953.11	ST20
ENSG00000172349.17	IL16
ENSG00000259494.1	MRPL46
ENSG00000140543.14	DET1
ENSG00000259262.1	NDUFA3P4
ENSG00000197299.10	BLM
ENSG00000253954.3	HMGN1P38
ENSG00000258741.3	RP11-386M24.4
ENSG00000258631.2	RP11-739G5.1
ENSG00000259424.1	RP11-35O15.1
ENSG00000184254.16	ALDH1A3
ENSG00000234769.7	WASH4P
ENSG00000279255.1	LA16c-380A1.2
ENSG00000276791.1	CTD-2270P14.5
ENSG00000010539.11	ZNF200
ENSG00000281005.1	LINC00921
ENSG00000214967.5	NPIPA7
ENSG00000276571.1	AC002550.6
ENSG00000261195.1	CTD-2380F24.1
ENSG00000183549.10	ACSM5
ENSG00000005189.19	AC004381.6
ENSG00000257403.2	CTD-2547E10.3
ENSG00000275445.1	CTD-2649C14.3
ENSG00000230330.1	HMGN2P3
ENSG00000184110.14	EIF3C
ENSG00000214725.8	CDIPT-AS1
ENSG00000250616.2	RP11-455F5.3
ENSG00000169900.7	PYDC1
ENSG00000260625.2	RP11-452L6.7
ENSG00000261512.2	RP11-46D6.1
ENSG00000087245.12	MMP2
ENSG00000276259.1	RP11-481J2.4
ENSG00000102871.15	TRADD
ENSG00000252026.1	RNU6-1262P
ENSG00000200558.1	RNA5SP429
ENSG00000272617.2	COG8
ENSG00000221514.1	SNORD111B
ENSG00000102967.11	DHODH
ENSG00000276007.1	RP11-358L22.3
ENSG00000166451.13	CENPN
ENSG00000260213.5	RP11-303E16.3
ENSG00000261061.1	RP11-303E16.2
ENSG00000260643.1	RP11-303E16.8
ENSG00000197943.9	PLCG2
ENSG00000103175.10	WFDC1
ENSG00000154102.10	C16orf74
ENSG00000259877.2	RP11-46C24.7
ENSG00000262165.2	RP11-81A22.5
ENSG00000256806.4	C17orf100
ENSG00000170175.10	CHRNB1
ENSG00000141499.16	WRAP53
ENSG00000182224.11	CYB5D1
ENSG00000269947.1	RP11-849F2.9
ENSG00000184619.3	KRBA2
ENSG00000263809.1	RP11-849F2.7
ENSG00000276231.4	PIK3R6
ENSG00000271851.1	RP11-565F19.2
ENSG00000263400.6	TMEM220-AS1
ENSG00000215030.5	RPL13P12
ENSG00000249459.8	ZNF286B
ENSG00000262202.4	RP11-160E2.6
ENSG00000265683.1	RP11-173M1.5
ENSG00000265254.1	CTD-2350C19.2
ENSG00000266274.2	RN7SL138P
ENSG00000264107.1	RP11-848P1.5
ENSG00000277511.1	CTD-2095E4.5
ENSG00000277161.1	PIGW
ENSG00000167920.8	TMEM99
ENSG00000267185.1	PTP4A2P1
ENSG00000131470.14	PSMC3IP
ENSG00000279602.1	CTD-3014M21.1
ENSG00000161647.18	MPP3
ENSG00000276728.1	AC142472.6
ENSG00000198933.9	TBKBP1
ENSG00000234494.7	SP2-AS1
ENSG00000248278.1	SUMO2P17
ENSG00000278642.1	RP11-159D12.11
ENSG00000265148.5	TSPOAP1-AS1
ENSG00000212195.2	U3
ENSG00000207996.1	MIR301A
ENSG00000273702.1	RP11-758H9.2
ENSG00000173838.11	MARCH10
ENSG00000267731.1	RP11-147L13.8
ENSG00000267009.6	RP11-120M18.2
ENSG00000069188.16	SDK2
ENSG00000108479.11	GALK1
ENSG00000267506.5	RP11-13K12.1
ENSG00000141570.10	CBX8
ENSG00000275479.1	RP11-334C17.6
ENSG00000265688.1	MAFG-AS1
ENSG00000263585.1	RP11-498C9.13
ENSG00000279372.1	RP11-1182P23.5
ENSG00000264575.1	LINC00526
ENSG00000101624.10	CEP76
ENSG00000222395.2	Y_RNA
ENSG00000141431.10	ASXL3
ENSG00000141642.8	ELAC1
ENSG00000166845.13	C18orf54
ENSG00000267787.5	RP11-35G9.5
ENSG00000267390.1	RP11-635N19.1
ENSG00000141665.11	FBXO15
ENSG00000166347.18	CYB5A
ENSG00000264278.1	RP11-162A12.2
ENSG00000268798.1	CTB-25B13.5
ENSG00000219665.8	CTD-2006C1.2
ENSG00000242615.1	CTC-359D24.3
ENSG00000269755.1	CTD-3105H18.18
ENSG00000269693.1	CTD-2192J16.20
ENSG00000104774.12	MAN2B1
ENSG00000104889.4	RNASEH2A
ENSG00000187556.7	NANOS3
ENSG00000267169.1	CTB-55O6.12
ENSG00000267723.1	CTD-2189E23.1
ENSG00000267406.1	CTD-2189E23.2
ENSG00000105085.10	MED26
ENSG00000089639.10	GMIP
ENSG00000181896.11	ZNF101
ENSG00000256229.7	ZNF486
ENSG00000213985.4	AC078899.1
ENSG00000231205.11	ZNF826P
ENSG00000105750.14	ZNF85
ENSG00000213976.4	CTD-2561J22.2
ENSG00000196081.9	ZNF724P
ENSG00000196172.9	ZNF681
ENSG00000267528.1	AC011524.1
ENSG00000105173.13	CCNE1
ENSG00000267213.4	AC007773.2
ENSG00000267296.2	CEBPA-AS1
ENSG00000267130.1	CTD-2540B15.9
ENSG00000126249.7	PDCD2L
ENSG00000153896.17	ZNF599
ENSG00000267796.7	LIN37
ENSG00000161277.10	THAP8
ENSG00000185869.14	ZNF829
ENSG00000267422.1	CTD-2554C21.1
ENSG00000268055.1	AC067969.2
ENSG00000187534.6	PRR13P5
ENSG00000233622.1	CYP2T1P
ENSG00000282943.1	CTC-490G23.6
ENSG00000234465.10	PINLYP
ENSG00000159882.12	ZNF230
ENSG00000186026.6	ZNF284
ENSG00000256294.7	ZNF225
ENSG00000214855.9	APOC1P1
ENSG00000142252.10	GEMIN7
ENSG00000105419.17	MEIS3
ENSG00000268061.5	NAPA-AS1
ENSG00000161618.9	ALDH16A1
ENSG00000142552.7	RCN3
ENSG00000062822.12	POLD1
ENSG00000142544.6	CTU1
ENSG00000275055.1	CTC-471J1.11
ENSG00000270248.1	CTC-471J1.10
ENSG00000204604.9	ZNF468
ENSG00000213793.4	ZNF888
ENSG00000197497.10	ZNF665
ENSG00000267809.1	NDUFV2P1
ENSG00000197928.10	ZNF677
ENSG00000196417.12	ZNF765
ENSG00000198346.10	ZNF813
ENSG00000229000.1	SEPT7P8
ENSG00000179922.5	ZNF784
ENSG00000142409.5	ZNF787
ENSG00000267776.1	AC006116.24
ENSG00000267224.1	AC005498.4
ENSG00000269696.1	AC007228.11
ENSG00000213013.4	RPS15AP36
ENSG00000276026.1	RP4-545L17.11
ENSG00000171984.14	C20orf196
ENSG00000125885.13	MCM8
ENSG00000275632.1	RP5-967N21.11
ENSG00000278192.1	RP5-1056H1.2
ENSG00000132623.15	ANKEF1
ENSG00000226465.1	RP13-401N8.1
ENSG00000234139.2	RP4-550H1.4
ENSG00000196756.11	SNHG17
ENSG00000261431.1	RP4-616B8.4
ENSG00000124191.17	TOX2
ENSG00000132832.10	LINC01260
ENSG00000259456.3	ADNP-AS1
ENSG00000124217.4	MOCS3
ENSG00000265617.1	MIR548AG2
ENSG00000283078.1	RP11-11M20.4
ENSG00000275464.4	CH507-9B2.5
ENSG00000280433.1	CH507-9B2.9
ENSG00000235609.7	AF127936.9
ENSG00000248476.1	BACH1-IT1
ENSG00000243646.9	IL10RB
ENSG00000223262.1	RNA5SP492
ENSG00000273027.1	LL21NC02-1C16.1
ENSG00000185065.6	AC000068.5
ENSG00000272829.1	XXbac-B135H6.18
ENSG00000236850.4	BMS1P20
ENSG00000178026.12	LRRC75B
ENSG00000215481.8	BCRP3
ENSG00000213707.2	HMGB1P10
ENSG00000100249.4	C22orf31
ENSG00000100297.15	MCM5
ENSG00000209482.1	SNORD83A
ENSG00000252859.1	RNU6-375P
ENSG00000213790.2	OLA1P1
ENSG00000229891.1	LINC01315
ENSG00000235159.1	RP6-109B7.4
ENSG00000224271.5	RP11-191L9.4
ENSG00000272940.1	CTA-384D8.33
ENSG00000176896.8	TCEANC
ENSG00000165197.4	VEGFD
ENSG00000102098.17	SCML2
ENSG00000086717.18	PPEF1
ENSG00000226781.1	TBCAP1
ENSG00000228847.1	ATP5G2P4
ENSG00000147117.7	ZNF157
ENSG00000196741.5	LINC01560
ENSG00000101945.16	SUV39H1
ENSG00000233585.1	AC115617.2
ENSG00000171365.15	CLCN5
ENSG00000268350.7	FAM156A
ENSG00000102043.15	MTMR8
ENSG00000213740.2	SERBP1P1
ENSG00000125931.10	CITED1
ENSG00000204118.1	NAP1L6
ENSG00000233984.1	RPSAP14
ENSG00000280870.2	MIR325HG
ENSG00000174740.7	PABPC5
ENSG00000172476.4	RAB40A
ENSG00000269743.2	SLC25A53
ENSG00000166707.10	ZCCHC18
ENSG00000133138.19	TBC1D8B
ENSG00000101935.9	AMMECR1
ENSG00000203650.8	LINC01285
ENSG00000224281.4	SLC25A5-AS1
ENSG00000232412.1	RP1-315G1.3
ENSG00000221930.6	FAM45BP
ENSG00000155966.13	AFF2
ENSG00000089820.15	ARHGAP4
ENSG00000177854.7	TMEM187
ENSG00000269335.5	IKBKG
ENSG00000169100.13_PAR_Y	SLC25A6
ENSG00000169093.15_PAR_Y	ASMTL
ENSG00000209082.1	MT-TL1
ENSG00000210156.1	MT-TK
