## Supplementary material for "Genetic and environmental regulation of caudate nucleus transcriptome: insight into schizophrenia risk and the dopamine system": Data S6: module12_go_enrichment.tsv

# GO	NS	enrichment	name	ratio_in_study	ratio_in_pop	p_uncorrected	depth	study_count	p_fdr_bh	study_items
GO:0006400	BP	e	tRNA modification	7/376	32/20656	1.4238548083706682e-06	10	7	0.01760026928626983	4234, 9836, 54974, 79691, 90353, 129450, 134637
GO:0042555	CC	e	MCM complex	4/376	12/20656	4.7645007026660885e-05	2	4	0.04192760618346158	4171, 4174, 84515, 254394
GO:0005886	CC	p	plasma membrane	45/376	4638/20656	1.880581264117227e-07	3	45	0.00033098230248463197	154, 362, 363, 1184, 2028, 2619, 2690, 2888, 3588, 3603, 3790, 4313, 4359, 4360, 5025, 5293, 5336, 7292, 7784, 7852, 8717, 8728, 9628, 9735, 10219, 10312, 10457, 23251, 29082, 50507, 50619, 51291, 54549, 55315, 64283, 79570, 80852, 114814, 138799, 142684, 146850, 159371, 266675, 282679, 388121
