## Supplementary material for "Genetic and environmental regulation of caudate nucleus transcriptome: insight into schizophrenia risk and the dopamine system": Data S6: module13_genes.csv

gene_id	gene_name
ENSG00000272438.1	RP11-54O7.16
ENSG00000215014.4	RP5-832C2.5
ENSG00000232912.5	RP5-1115A15.1
ENSG00000175279.21	APITD1
ENSG00000263676.1	MIR4632
ENSG00000116771.5	AGMAT
ENSG00000224174.2	RP4-798A10.4
ENSG00000233069.1	RP5-930J4.2
ENSG00000070886.11	EPHA8
ENSG00000260063.1	RP5-968P14.2
ENSG00000130768.14	SMPDL3B
ENSG00000233427.1	RP1-212P9.3
ENSG00000234917.2	RP5-994D16.3
ENSG00000274386.5	RP5-994D16.11
ENSG00000225099.1	ATP6V1E1P1
ENSG00000280836.1	AL355480.1
ENSG00000225506.2	CYP4A22-AS1
ENSG00000162374.16	ELAVL4
ENSG00000203356.2	LINC01562
ENSG00000261664.5	TTC39A-AS1
ENSG00000224680.4	PLA2G12AP1
ENSG00000252018.1	RNU2-30P
ENSG00000270457.1	RP11-467C18.1
ENSG00000240563.1	L1TD1
ENSG00000227016.3	RP11-262K1.1
ENSG00000235927.4	NEXN-AS1
ENSG00000137960.5	GIPC2
ENSG00000226970.2	RP11-82H13.2
ENSG00000240520.5	UOX
ENSG00000055732.12	MCOLN3
ENSG00000267272.5	LINC01140
ENSG00000228175.3	GEMIN8P4
ENSG00000203910.8	C1orf146
ENSG00000232825.1	RP5-896L10.1
ENSG00000224613.6	RP11-153F1.1
ENSG00000243480.7	AMY2A
ENSG00000232952.1	RP11-90H3.1
ENSG00000224550.1	RP11-270C12.3
ENSG00000196427.13	NBPF4
ENSG00000241361.8	SLC25A24P1
ENSG00000261654.1	RP11-96K19.4
ENSG00000264419.1	MIR548AC
ENSG00000227193.2	RP11-439A17.4
ENSG00000231752.5	EMBP1
ENSG00000223779.5	RP11-403I13.4
ENSG00000232527.7	RP11-14N7.2
ENSG00000229002.1	RP11-666A1.4
ENSG00000206791.1	RNU1-129P
ENSG00000254539.1	RP4-791M13.3
ENSG00000159450.12	TCHH
ENSG00000273026.1	RP11-422P24.10
ENSG00000236263.1	RP11-263K19.6
ENSG00000236675.1	MTX1P1
ENSG00000272971.1	RP11-284F21.11
ENSG00000085552.16	IGSF9
ENSG00000235736.1	RP1-10C16.1
ENSG00000203601.3	LINC00970
ENSG00000227373.5	RP11-160H22.5
ENSG00000273384.1	RP5-1098D14.1
ENSG00000227141.2	RP11-545A16.3
ENSG00000261060.1	RP11-545A16.4
ENSG00000179930.5	ZNF648
ENSG00000081277.12	PKP1
ENSG00000200972.1	RNU5A-8P
ENSG00000143494.15	VASH2
ENSG00000225233.1	RP11-554K11.2
ENSG00000228255.1	RP11-323I1.1
ENSG00000197520.10	FAM177B
ENSG00000233384.2	RP11-100E13.1
ENSG00000226349.1	RP11-145A3.2
ENSG00000252051.1	RN7SKP276
ENSG00000143632.14	ACTA1
ENSG00000188739.14	RBM34
ENSG00000180287.16	PLD5
ENSG00000238243.3	OR2W3
ENSG00000177462.6	OR2T8
ENSG00000233684.2	AC079779.6
ENSG00000236856.1	AC105393.1
ENSG00000226277.1	AC105393.2
ENSG00000227363.1	AC019172.2
ENSG00000230090.5	AC108025.2
ENSG00000224177.6	LINC00570
ENSG00000279663.2	RP11-542H15.1
ENSG00000223536.5	AC008069.1
ENSG00000260331.1	RP11-111J6.2
ENSG00000235497.5	AC012506.4
ENSG00000171303.6	KCNK3
ENSG00000171094.15	ALK
ENSG00000158089.14	GALNT14
ENSG00000232973.11	CYP1B1-AS1
ENSG00000239332.5	LINC01119
ENSG00000226087.1	AC106869.2
ENSG00000206964.1	Y_RNA
ENSG00000222030.1	AC007131.1
ENSG00000230702.1	RP11-681L4.1
ENSG00000260101.1	RP11-568N6.1
ENSG00000207016.1	SNORA36C
ENSG00000272702.1	RP11-44N22.3
ENSG00000115363.13	EVA1A
ENSG00000249884.8	RNF103-CHMP3
ENSG00000204745.3	AC083899.3
ENSG00000274286.1	ADRA2B
ENSG00000275655.1	RN7SL313P
ENSG00000273045.5	C2orf15
ENSG00000230393.1	AC092667.2
ENSG00000115598.9	IL1RL2
ENSG00000170417.14	TMEM182
ENSG00000237880.1	AC096669.2
ENSG00000282033.1	RP11-506F3.1
ENSG00000015568.12	RGPD5
ENSG00000231536.1	AC123886.2
ENSG00000279227.1	AC009303.2
ENSG00000228400.1	AC079154.1
ENSG00000260634.1	RP11-521O16.1
ENSG00000237574.1	AC079776.3
ENSG00000136698.8	CFC1
ENSG00000224425.2	AC073869.2
ENSG00000233087.7	WTH3DI
ENSG00000235615.2	AJ239322.1
ENSG00000226953.7	AC010890.1
ENSG00000163331.10	DAPL1
ENSG00000136546.13	SCN7A
ENSG00000213981.8	AC007277.3
ENSG00000231453.1	LINC01305
ENSG00000236449.1	AC018890.6
ENSG00000272551.1	RP11-324L17.1
ENSG00000163364.9	LINC01116
ENSG00000236501.5	AC079305.11
ENSG00000224063.5	AC007319.1
ENSG00000252148.1	RNU6-1206P
ENSG00000256458.1	RP11-363J17.1
ENSG00000224342.1	AC007879.1
ENSG00000225916.1	AC007879.4
ENSG00000021826.14	CPS1
ENSG00000272519.1	RP11-105N14.2
ENSG00000174453.9	VWC2L
ENSG00000163499.11	CRYBA2
ENSG00000272944.1	CTD-2308L22.1
ENSG00000130561.16	SAG
ENSG00000168505.6	GBX2
ENSG00000202099.1	RNU6-234P
ENSG00000215023.2	AC114730.5
ENSG00000134115.12	CNTN6
ENSG00000235831.6	BHLHE40-AS1
ENSG00000125046.14	SSUH2
ENSG00000233121.1	VN1R20P
ENSG00000271943.1	RP11-222K16.1
ENSG00000235493.1	AC092415.1
ENSG00000197385.5	ZNF860
ENSG00000226320.5	AC018359.1
ENSG00000144681.10	STAC
ENSG00000229589.1	ACVR2B-AS1
ENSG00000164082.14	GRM2
ENSG00000183662.10	FAM19A1
ENSG00000179799.8	OR7E22P
ENSG00000178660.6	ARMC10P1
ENSG00000244153.1	WWP1P1
ENSG00000207331.1	RNU6-1263P
ENSG00000177494.5	ZBED2
ENSG00000114529.12	C3orf52
ENSG00000261488.1	RP11-757F18.5
ENSG00000163606.10	CD200R1
ENSG00000273394.1	RP11-255E6.6
ENSG00000250218.1	ALDH1L1-AS1
ENSG00000170893.3	TRH
ENSG00000206384.10	COL6A6
ENSG00000120756.12	PLS1
ENSG00000241570.8	PAQR9-AS1
ENSG00000240521.1	RP11-680B3.2
ENSG00000163645.14	ERICH6
ENSG00000244668.1	SNRPCP3
ENSG00000239508.1	PLCH1-AS1
ENSG00000241135.5	LINC00881
ENSG00000283154.1	IQCJ-SCHIP1
ENSG00000180044.4	C3orf80
ENSG00000173890.16	GPR160
ENSG00000240497.2	RP11-185E8.1
ENSG00000203645.2	LINC00501
ENSG00000228221.5	LINC00578
ENSG00000197584.11	KCNMB2
ENSG00000243187.1	CCDC39-AS1
ENSG00000212158.1	SNORD66
ENSG00000113946.3	CLDN16
ENSG00000223711.1	AC091633.3
ENSG00000225578.1	NCBP2-AS1
ENSG00000229912.1	AC128709.4
ENSG00000250476.1	ENPP7P9
ENSG00000272620.1	AFAP1-AS1
ENSG00000250896.1	RNPS1P1
ENSG00000248360.7	LINC00504
ENSG00000134962.6	KLB
ENSG00000249241.1	AC195454.1
ENSG00000182223.7	ZAR1
ENSG00000128045.6	RASL11B
ENSG00000272969.1	RP11-528I4.2
ENSG00000250821.2	RP11-345F18.1
ENSG00000269949.1	RP11-738E22.3
ENSG00000056291.17	NPFFR2
ENSG00000201644.2	Y_RNA
ENSG00000251219.1	LINC01217
ENSG00000153064.11	BANK1
ENSG00000138778.11	CENPE
ENSG00000272795.1	RP11-602N24.3
ENSG00000251441.2	RTEL1P1
ENSG00000207148.1	Y_RNA
ENSG00000142731.10	PLK4
ENSG00000184139.8	RPL7AP28
ENSG00000185149.5	NPY2R
ENSG00000183439.7	TRIM61
ENSG00000164120.13	HPGD
ENSG00000177822.7	AC108142.1
ENSG00000179046.8	TRIML2
ENSG00000201085.1	RNU6-173P
ENSG00000185028.3	LRRC14B
ENSG00000261434.1	CTD-2083E4.7
ENSG00000247732.2	RP11-404K5.1
ENSG00000266415.1	MIR4636
ENSG00000169777.6	TAS2R1
ENSG00000183654.8	MARCH11
ENSG00000248150.1	RP1-167G20.1
ENSG00000271892.1	CTD-2228A4.1
ENSG00000215196.4	AC091878.1
ENSG00000277878.1	CTD-2269E23.4
ENSG00000113389.15	NPR3
ENSG00000242110.7	AMACR
ENSG00000250003.2	CTD-2116N24.1
ENSG00000164588.6	HCN1
ENSG00000250360.1	CTD-2089N3.1
ENSG00000152670.18	DDX4
ENSG00000164512.17	ANKRD55
ENSG00000225940.5	C5orf67
ENSG00000276945.1	CTC-436P18.5
ENSG00000178394.4	HTR1A
ENSG00000272354.1	RP11-307L14.2
ENSG00000123219.12	CENPK
ENSG00000153044.9	CENPH
ENSG00000205572.9	SERF1B
ENSG00000250446.1	LINC01332
ENSG00000249856.1	CTD-2503O16.4
ENSG00000248127.1	CTC-235G5.3
ENSG00000250258.1	CTC-431G16.2
ENSG00000145681.10	HAPLN1
ENSG00000271849.1	CTC-332L22.1
ENSG00000249150.1	CTC-472C24.1
ENSG00000249426.1	CTC-448D22.1
ENSG00000248927.1	CTD-2334D19.1
ENSG00000272139.1	CTD-2544H17.2
ENSG00000138829.11	FBN2
ENSG00000223442.1	TH2LCRR
ENSG00000250994.1	AC005355.1
ENSG00000069018.17	TRPC7
ENSG00000248211.1	TRPC7-AS1
ENSG00000061492.11	WNT8A
ENSG00000280987.3	MATR3
ENSG00000204970.9	PCDHA1
ENSG00000204967.10	PCDHA4
ENSG00000081842.17	PCDHA6
ENSG00000204963.5	PCDHA7
ENSG00000204962.5	PCDHA8
ENSG00000249158.6	PCDHA11
ENSG00000248383.4	PCDHAC1
ENSG00000251556.1	RP11-118M9.3
ENSG00000272239.1	CTB-108O6.2
ENSG00000204909.7	SPINK9
ENSG00000145888.10	GLRA1
ENSG00000249484.8	LINC01470
ENSG00000226650.5	KIF4B
ENSG00000145861.7	C1QTNF2
ENSG00000145863.10	GABRA6
ENSG00000263831.1	MIR378E
ENSG00000185056.9	C5orf47
ENSG00000251458.1	RP11-844P9.1
ENSG00000074276.10	CDHR2
ENSG00000248996.1	RP11-1334A24.6
ENSG00000145949.9	MYLK4
ENSG00000224846.2	RP1-90J20.8
ENSG00000216307.2	RP3-400B16.2
ENSG00000271978.1	RP11-428J1.4
ENSG00000220685.3	RP11-530A18.1
ENSG00000111846.15	GCNT2
ENSG00000272097.1	RP11-421M1.8
ENSG00000229646.2	RP11-330A16.1
ENSG00000260455.1	NBAT1
ENSG00000219682.4	RP3-425P12.4
ENSG00000281706.2	LINC01012
ENSG00000197279.3	ZNF165
ENSG00000181126.13	HLA-V
ENSG00000272273.1	XXbac-BPG252P9.10
ENSG00000124664.10	SPDEF
ENSG00000271304.1	DPRXP2
ENSG00000112619.7	PRPH2
ENSG00000271754.1	RP3-337H4.9
ENSG00000270761.1	RP11-385F7.1
ENSG00000137252.9	HCRTR2
ENSG00000266680.1	RP5-1148A21.3
ENSG00000226840.1	PAICSP3
ENSG00000270362.1	HMGN3-AS1
ENSG00000233835.1	RP1-92C4.2
ENSG00000230852.1	RP11-51G5.1
ENSG00000218561.1	RP1-253B10.1
ENSG00000279565.1	RP4-570O12.3
ENSG00000272102.1	RP3-355L5.5
ENSG00000228834.1	RP11-249L21.4
ENSG00000112761.19	WISP3
ENSG00000203760.8	CENPW
ENSG00000146374.13	RSPO3
ENSG00000135577.4	NMBR
ENSG00000146469.12	VIP
ENSG00000237987.1	RP11-503C24.2
ENSG00000272848.1	RP1-137D17.2
ENSG00000229214.1	LINC00242
ENSG00000240859.1	AC093627.10
ENSG00000229970.3	AC007128.1
ENSG00000229379.1	AC006041.1
ENSG00000270933.1	CTD-2227E11.1
ENSG00000106113.18	CRHR2
ENSG00000259826.1	RP11-467D6.1
ENSG00000232006.8	AC005537.2
ENSG00000225537.1	AC073325.1
ENSG00000164744.12	SUN3
ENSG00000188730.4	VWC2
ENSG00000132437.17	DDC
ENSG00000234707.2	RP11-745C15.2
ENSG00000224155.2	RP11-700P18.2
ENSG00000225451.1	RP11-340I6.5
ENSG00000213642.3	RP11-561N12.5
ENSG00000226767.1	RP11-328P23.3
ENSG00000227038.3	GTF2IP7
ENSG00000261462.1	CTA-254O6.1
ENSG00000230927.2	TMBIM7P
ENSG00000106327.12	TFR2
ENSG00000228546.2	CTA-313A17.3
ENSG00000233705.6	SLC26A4-AS1
ENSG00000091137.11	SLC26A4
ENSG00000279288.1	RP11-736E3.3
ENSG00000001626.14	CFTR
ENSG00000002745.12	WNT16
ENSG00000135248.15	FAM71F1
ENSG00000274500.1	MESTIT1_3
ENSG00000146857.3	STRA8
ENSG00000225559.1	AC083867.4
ENSG00000240889.1	NDUFB2-AS1
ENSG00000282499.1	TRBV25-1
ENSG00000242266.3	RN7SL456P
ENSG00000281189.1	GHET1
ENSG00000106648.13	GALNTL5
ENSG00000232715.1	LINC01022
ENSG00000265598.1	MIR5707
ENSG00000233176.3	OR7E157P
ENSG00000254340.1	RP11-10A14.3
ENSG00000253426.5	RP11-10A14.4
ENSG00000248538.6	RP11-10A14.5
ENSG00000280273.1	AF131216.1
ENSG00000156006.4	NAT2
ENSG00000261026.1	CTD-3247F14.2
ENSG00000221818.8	EBF2
ENSG00000168081.8	PNOC
ENSG00000120875.8	DUSP4
ENSG00000157168.18	NRG1
ENSG00000188512.6	RP1-273G13.2
ENSG00000029534.19	ANK1
ENSG00000271148.1	RP11-401N18.1
ENSG00000147485.12	PXDNL
ENSG00000170786.12	SDR16C5
ENSG00000241431.1	RPL37P6
ENSG00000254222.1	RP11-787D18.2
ENSG00000253554.5	RP11-32K4.1
ENSG00000147571.4	CRH
ENSG00000137571.10	SLCO5A1
ENSG00000246528.3	RP11-159H10.3
ENSG00000247570.2	SDCBPP2
ENSG00000253379.5	RP11-1102P16.1
ENSG00000260838.3	RP11-531A24.3
ENSG00000253596.1	CTD-2320G14.2
ENSG00000254305.1	MRPL9P1
ENSG00000251521.2	IMPA1P1
ENSG00000253778.1	RP11-386D6.2
ENSG00000253553.5	RP11-586K2.1
ENSG00000254224.1	KB-1043D8.6
ENSG00000261670.1	RP11-1C8.5
ENSG00000283157.1	RP11-85M22.1
ENSG00000251003.7	ZFPM2-AS1
ENSG00000254249.1	RP11-959I15.4
ENSG00000169427.6	KCNK9
ENSG00000253266.1	RP11-128L5.1
ENSG00000261044.1	AP006547.3
ENSG00000254389.3	RHPN1-AS1
ENSG00000226717.2	PTPRD-AS2
ENSG00000147869.4	CER1
ENSG00000260412.1	RP11-438B23.2
ENSG00000165269.12	AQP7
ENSG00000237984.3	PTENP1
ENSG00000205143.2	ARID3C
ENSG00000237846.1	RP11-216M21.1
ENSG00000225655.5	PGM5-AS1
ENSG00000275450.1	PTGER4P2-CDK2AP2P2
ENSG00000277979.1	RP11-157L3.6
ENSG00000231838.1	RP11-449H15.2
ENSG00000233765.1	RP11-154P18.2
ENSG00000233926.1	RP11-154D17.1
ENSG00000106809.10	OGN
ENSG00000224764.1	RP11-54O15.3
ENSG00000136881.11	BAAT
ENSG00000106952.7	TNFSF8
ENSG00000243738.3	RN7SL181P
ENSG00000207737.1	MIR181B2
ENSG00000234789.1	RP11-483H20.4
ENSG00000130720.12	FIBCD1
ENSG00000176868.2	RP11-334J6.7
ENSG00000197191.4	CYSRT1
ENSG00000151632.17	AKR1C2
ENSG00000205488.8	CALML3-AS1
ENSG00000223784.1	RP11-554I8.2
ENSG00000238266.1	LINC00707
ENSG00000151655.18	ITIH2
ENSG00000279575.1	RP11-271F18.3
ENSG00000180592.16	SKIDA1
ENSG00000272516.1	RP11-573G6.9
ENSG00000271981.1	RP11-573G6.8
ENSG00000199733.1	RNA5SP307
ENSG00000232004.1	CAP1P2
ENSG00000277288.3	C10orf142
ENSG00000188611.14	ASAH2
ENSG00000196932.11	TMEM26
ENSG00000182010.10	RTKN2
ENSG00000179774.8	ATOH7
ENSG00000075073.14	TACR2
ENSG00000241317.1	RP11-342M3.1
ENSG00000271985.1	RP11-589B3.7
ENSG00000232229.5	LINC00865
ENSG00000148680.15	HTR7
ENSG00000095596.11	CYP26A1
ENSG00000225850.3	RP11-452K12.4
ENSG00000120057.4	SFRP5
ENSG00000273476.1	RP11-108L7.14
ENSG00000107821.14	KAZALD1
ENSG00000213260.3	YWHAZP5
ENSG00000273904.1	Hammerhead_HH10
ENSG00000232139.5	LINC00867
ENSG00000119973.5	PRLHR
ENSG00000224190.1	RP11-442O18.2
ENSG00000226900.1	RP11-432J24.5
ENSG00000130649.9	CYP2E1
ENSG00000278518.1	RP11-108K14.12
ENSG00000254480.1	RP11-23F23.2
ENSG00000149054.15	ZNF215
ENSG00000251381.7	LINC00958
ENSG00000255244.1	RP11-583F24.8
ENSG00000254532.1	RP11-624D11.2
ENSG00000255252.3	RP1-65P5.3
ENSG00000254664.1	CTD-2560E9.3
ENSG00000255267.3	RP11-430H10.2
ENSG00000254746.5	RP11-958J22.1
ENSG00000196666.4	FAM180B
ENSG00000254477.1	AP000640.10
ENSG00000278615.4	C11orf98
ENSG00000196600.12	SLC22A25
ENSG00000256863.1	RP11-959F10.6
ENSG00000207024.1	Y_RNA
ENSG00000278359.1	MIR7155
ENSG00000181908.5	AP003774.4
ENSG00000255120.5	OVOL1-AS1
ENSG00000254510.1	RP11-867G23.10
ENSG00000182791.4	CCDC87
ENSG00000273819.1	ENPP7P7
ENSG00000132749.10	TESMIN
ENSG00000204571.5	KRTAP5-11
ENSG00000214376.5	VSTM5
ENSG00000186280.6	KDM4D
ENSG00000187151.7	ANGPTL5
ENSG00000256422.5	RP11-886D15.1
ENSG00000170290.3	SLN
ENSG00000255561.6	FDXACB1
ENSG00000150783.9	TEX12
ENSG00000254646.1	OR8B10P
ENSG00000149554.12	CHEK1
ENSG00000134940.13	ACRV1
ENSG00000218109.5	KIRREL3-AS3
ENSG00000151704.15	KCNJ1
ENSG00000120471.14	TP53AIP1
ENSG00000255671.1	RP11-283I3.1
ENSG00000151062.14	CACNA2D4
ENSG00000130038.9	CRACR2A
ENSG00000280202.1	RP5-1180D12.1
ENSG00000139194.7	RBP5
ENSG00000177675.8	CD163L1
ENSG00000255836.1	RP11-157G21.2
ENSG00000256661.1	A2ML1-AS1
ENSG00000214776.9	RP11-726G1.1
ENSG00000139053.2	PDE6H
ENSG00000278969.1	RP11-662I13.3
ENSG00000087494.15	PTHLH
ENSG00000257262.1	RP11-776A13.1
ENSG00000259937.2	RP11-438D14.2
ENSG00000223914.1	AC079630.2
ENSG00000279875.1	RP11-474C8.7
ENSG00000272822.1	RP11-302B13.5
ENSG00000170426.1	SDR9C7
ENSG00000277895.1	RP11-114F3.4
ENSG00000225422.4	RBMS1P1
ENSG00000165899.10	OTOGL
ENSG00000278011.1	RP11-900F13.2
ENSG00000246363.2	RP11-13A1.1
ENSG00000257156.1	RP11-13A1.3
ENSG00000274021.1	RP11-823E8.3
ENSG00000257194.2	RP11-567C2.1
ENSG00000258035.1	RP11-74K11.2
ENSG00000139344.7	AMDHD1
ENSG00000017427.15	IGF1
ENSG00000257999.1	RP11-61E11.2
ENSG00000258072.1	RP11-554D14.2
ENSG00000255655.1	RP11-256L11.3
ENSG00000280426.1	RP11-837J7.3
ENSG00000249550.6	LINC01234
ENSG00000257519.1	RP11-116D17.2
ENSG00000257465.2	TCEB1P32
ENSG00000256008.2	RP11-728G15.1
ENSG00000276188.1	RP11-173P15.10
ENSG00000256581.1	NLRP9P1
ENSG00000255916.1	RP13-895J2.7
ENSG00000279113.1	RP13-895J2.8
ENSG00000132958.17	TPTE2
ENSG00000121743.3	GJA3
ENSG00000165480.15	SKA3
ENSG00000232977.6	LINC00327
ENSG00000276958.1	RP11-458I4.2
ENSG00000238121.5	LINC00426
ENSG00000225179.1	LINC00457
ENSG00000242715.7	CCDC169
ENSG00000180440.3	SERTM1
ENSG00000236354.1	LINC00437
ENSG00000278338.4	VWA8-AS1
ENSG00000231530.1	RP11-187A9.3
ENSG00000228573.1	RP11-279N8.1
ENSG00000260388.2	LINC00562
ENSG00000200711.1	RNA5SP28
ENSG00000102837.6	OLFM4
ENSG00000230223.6	ATXN8OS
ENSG00000226846.1	LINC00348
ENSG00000278727.1	AC000403.4
ENSG00000228824.6	MIR4500HG
ENSG00000272515.1	RP11-29P20.1
ENSG00000238241.1	CCR12P
ENSG00000280710.2	RP11-214F16.8
ENSG00000230156.2	LINC00443
ENSG00000274718.1	RP11-346C4.3
ENSG00000267868.1	RP11-120K24.3
ENSG00000257522.5	RP11-562L8.1
ENSG00000258480.1	RP11-662J14.2
ENSG00000259051.1	HNRNPUP1
ENSG00000258872.2	FDPSP3
ENSG00000261120.1	RP11-62H20.1
ENSG00000182107.6	TMEM30B
ENSG00000140015.19	KCNH5
ENSG00000258847.1	CTD-2014B16.3
ENSG00000258477.1	PPIAP6
ENSG00000267909.2	CCDC177
ENSG00000269945.1	RP6-91H8.5
ENSG00000269883.1	RP11-463C8.7
ENSG00000258426.1	RP11-452D21.1
ENSG00000274492.1	RP11-976B16.1
ENSG00000258798.1	RP11-895M11.3
ENSG00000258446.1	RP11-895M11.2
ENSG00000089723.9	OTUB2
ENSG00000258393.1	RP11-907D1.2
ENSG00000259374.2	NDUFB4P11
ENSG00000270685.1	IGHV1OR15-6
ENSG00000258883.1	RP11-32B5.2
ENSG00000273679.1	RP11-566K19.8
ENSG00000232394.1	AC090696.2
ENSG00000261792.1	DNM1P28
ENSG00000166664.13	CHRFAM7A
ENSG00000104140.6	RHOV
ENSG00000274798.1	CTD-2129N1.1
ENSG00000168907.13	PLA2G4F
ENSG00000205871.5	RPS3AP47
ENSG00000259479.6	SORD2P
ENSG00000259200.1	RP11-718O11.1
ENSG00000074803.17	SLC12A1
ENSG00000230183.4	CNOT6LP1
ENSG00000128918.14	ALDH1A2
ENSG00000259370.2	RP11-1069G10.1
ENSG00000188501.11	LCTL
ENSG00000138622.3	HCN4
ENSG00000260469.2	C15orf59-AS1
ENSG00000261543.1	RP11-665J16.1
ENSG00000260919.1	CTD-3154N5.1
ENSG00000169758.12	TMEM266
ENSG00000235711.4	ANKRD34C
ENSG00000259642.2	ST20-AS1
ENSG00000271725.1	RP11-761I4.4
ENSG00000275995.1	CTD-2240J17.4
ENSG00000259372.2	CTD-2240J17.1
ENSG00000259543.1	CTD-2034I4.1
ENSG00000183496.5	MEX3B
ENSG00000273540.2	AGBL1
ENSG00000259761.1	RP11-138H10.2
ENSG00000188095.4	MESP2
ENSG00000252645.1	RNU7-111P
ENSG00000259199.1	CTD-2544M6.1
ENSG00000283597.1	FAM169B
ENSG00000259475.1	RP11-654A16.3
ENSG00000154227.13	CERS3
ENSG00000260803.1	Z84812.4
ENSG00000278995.1	Z69720.3
ENSG00000268836.1	LA16c-OS12.2
ENSG00000273551.1	RP11-616M22.11
ENSG00000196408.11	NOXO1
ENSG00000261790.1	AC005606.14
ENSG00000172382.9	PRSS27
ENSG00000263280.1	LA16c-325D7.2
ENSG00000184697.6	CLDN6
ENSG00000153060.7	TEKT5
ENSG00000048462.10	TNFRSF17
ENSG00000262267.5	U95743.1
ENSG00000158482.10	SNX29P1
ENSG00000185710.9	SMG1P4
ENSG00000166869.2	CHP2
ENSG00000103375.10	AQP8
ENSG00000177238.13	TRIM72
ENSG00000260584.1	RP11-1166P10.7
ENSG00000279800.2	BCLAF1P2
ENSG00000091651.8	ORC6
ENSG00000261231.6	RP11-523L20.2
ENSG00000261325.1	AC140542.2
ENSG00000260450.1	RP11-523L20.1
ENSG00000259846.1	RP11-467L24.1
ENSG00000140932.9	CMTM2
ENSG00000159708.17	LRRC36
ENSG00000263232.2	ATP5A1P3
ENSG00000261079.1	RP11-252A24.3
ENSG00000259995.1	CTD-2336H13.2
ENSG00000275393.1	RP11-568J23.8
ENSG00000258947.6	TUBB3
ENSG00000231784.8	DBIL5P
ENSG00000277597.1	RP11-961A15.3
ENSG00000262519.1	TXNP4
ENSG00000262678.1	RP5-1050D4.4
ENSG00000179477.9	ALOX12B
ENSG00000223979.2	SMCR2
ENSG00000265478.2	CTD-2145A24.5
ENSG00000231625.4	CTD-2104P17.1
ENSG00000262681.2	RP11-311F12.1
ENSG00000276406.1	RP11-78O7.3
ENSG00000214719.11	AC005562.1
ENSG00000226377.1	AC084809.2
ENSG00000236377.1	AC084809.3
ENSG00000263571.2	CTC-304I17.5
ENSG00000273687.1	RP5-837J1.6
ENSG00000267312.1	RP11-1094M14.7
ENSG00000278023.4	RDM1
ENSG00000141748.12	ARL5C
ENSG00000214546.3	AC087491.2
ENSG00000141738.13	GRB7
ENSG00000094804.9	CDC6
ENSG00000264070.1	DND1P1
ENSG00000173868.11	PHOSPHO1
ENSG00000246640.1	RP11-1094H24.4
ENSG00000243678.11	NME2
ENSG00000267207.1	RP11-264B14.1
ENSG00000267667.1	RP11-136H19.1
ENSG00000136492.8	BRIP1
ENSG00000173826.14	KCNH6
ENSG00000264954.1	PRR29-AS1
ENSG00000278581.1	MIR6080
ENSG00000108878.4	CACNG1
ENSG00000264860.1	RP11-143K11.5
ENSG00000079101.16	CLUL1
ENSG00000266456.1	RP11-806L2.2
ENSG00000265545.1	RP11-183C12.1
ENSG00000231824.3	AKAIN1
ENSG00000266441.1	RP11-91I8.3
ENSG00000088756.12	ARHGAP28
ENSG00000265962.1	GACAT2
ENSG00000273335.1	RP11-61L19.2
ENSG00000264714.1	RP11-21G15.1
ENSG00000267247.1	RP11-64C12.6
ENSG00000263635.1	RP11-805F19.2
ENSG00000265984.1	RP11-699A5.2
ENSG00000263611.1	RP11-612A1.1
ENSG00000134760.5	DSG1
ENSG00000267397.1	RP11-873E20.1
ENSG00000283458.1	RP11-1I2.1
ENSG00000267414.1	RP11-456K23.1
ENSG00000270112.3	RP11-742D12.2
ENSG00000266335.1	RP11-25O3.1
ENSG00000267726.1	CTD-2526M8.2
ENSG00000141655.15	TNFRSF11A
ENSG00000263720.1	RP11-389J22.1
ENSG00000141668.9	CBLN2
ENSG00000265380.1	RP11-126K15.1
ENSG00000263655.1	RP11-25L3.3
ENSG00000273669.1	RP11-405M12.4
ENSG00000267287.1	RP11-567M16.1
ENSG00000095932.6	SMIM24
ENSG00000275234.1	CTD-2396E7.11
ENSG00000197332.8	CTC-499B15.5
ENSG00000267268.1	AC007204.2
ENSG00000269110.1	CTC-513N18.7
ENSG00000272635.1	LLNLF-65H9.1
ENSG00000267630.1	AC005758.1
ENSG00000260725.1	AC005307.1
ENSG00000283403.1	AC005307.5
ENSG00000267799.1	MAN1A2P1
ENSG00000201894.1	RNU6-967P
ENSG00000173809.16	TDRD12
ENSG00000248830.1	ZNF807
ENSG00000161270.19	NPHS1
ENSG00000268987.1	CTC-435M10.10
ENSG00000188368.9	PRR19
ENSG00000178386.12	ZNF223
ENSG00000213889.10	PPM1N
ENSG00000269292.1	CTB-12A17.3
ENSG00000105509.10	HAS1
ENSG00000268266.1	AC003005.2
ENSG00000183647.10	ZNF530
ENSG00000268750.6	CTD-2583A14.10
ENSG00000152475.6	ZNF837
ENSG00000149488.12	TMC2
ENSG00000274949.1	RP5-1009E24.9
ENSG00000212517.1	SNORA26
ENSG00000101003.9	GINS1
ENSG00000205611.4	LINC01597
ENSG00000260903.2	XKR7
ENSG00000229976.1	RP5-1031J8.1
ENSG00000226243.1	RPL37AP1
ENSG00000276223.1	RP4-781B1.5
ENSG00000254806.5	SYS1-DBNDD2
ENSG00000237595.3	RP11-112L6.3
ENSG00000233347.1	ERP29P1
ENSG00000231703.2	RP4-669H2.1
ENSG00000054803.3	CBLN4
ENSG00000087586.17	AURKA
ENSG00000213714.1	FAM209B
ENSG00000276093.1	RP5-1017F8.2
ENSG00000276627.1	RP5-1016A21.1
ENSG00000231977.1	RP5-963E22.4
ENSG00000273821.1	RP5-963E22.6
ENSG00000203900.2	RP11-261N11.8
ENSG00000270533.2	bP-21201H5.1
ENSG00000223563.1	AP001601.2
ENSG00000154736.5	ADAMTS5
ENSG00000225555.1	AP000320.6
ENSG00000183145.8	RIPPLY3
ENSG00000175894.14	TSPEAR
ENSG00000272825.1	LL21NC02-1C16.2
ENSG00000233922.2	AL133493.2
ENSG00000235062.4	BCRP5
ENSG00000206140.10	TMEM191C
ENSG00000236858.1	CTA-992D9.6
ENSG00000233521.5	RP5-1172A22.1
ENSG00000280968.1	MIR3653
ENSG00000100362.12	PVALB
ENSG00000187045.16	TMPRSS6
ENSG00000235237.1	RP1-151B14.6
ENSG00000278195.1	SSTR3
ENSG00000176177.9	ENTHD1
ENSG00000100344.10	PNPLA3
ENSG00000182257.6	PRR34
ENSG00000100312.10	ACR
ENSG00000234449.2	RP11-706O15.3
ENSG00000282840.1	GS1-590J6.3
ENSG00000147003.5	TMEM27
ENSG00000283400.1	RP11-203E14.1
ENSG00000233928.5	RP11-305F18.1
ENSG00000223723.1	BX842568.2
ENSG00000147036.11	LANCL3
ENSG00000187243.16	MAGED4B
ENSG00000154545.16	MAGED4
ENSG00000230105.1	RP11-431N15.2
ENSG00000222532.1	MIR1468
ENSG00000215162.1	LINC00269
ENSG00000130054.4	FAM155B
ENSG00000184911.14	DMRTC1B
ENSG00000226725.2	PABPC1L2B-AS1
ENSG00000279437.1	RP3-326L13.2
ENSG00000233484.2	RP11-74B21.1
ENSG00000184788.12	SATL1
ENSG00000102387.15	TAF7L
ENSG00000188828.11	GLRA4
ENSG00000158427.14	TMSB15B
ENSG00000230312.2	LL0XNC01-116E7.4
ENSG00000236064.1	RP6-191P20.4
ENSG00000101842.13	VSIG1
ENSG00000243978.8	RGAG1
ENSG00000072315.3	TRPC5
ENSG00000233433.1	RP1-296G17.3
ENSG00000236491.1	RP13-565O16.2
ENSG00000226031.5	FGF13-AS1
ENSG00000198883.11	PNMA5
ENSG00000268883.2	PNMA6B
ENSG00000225110.2	LL0XNC01-16G2.1
ENSG00000182378.13_PAR_Y	PLCXD1
ENSG00000239893.1	ZNF736P9Y
ENSG00000231436.1	RBMY3AP
