## Supplementary material for "Genetic and environmental regulation of caudate nucleus transcriptome: insight into schizophrenia risk and the dopamine system": Data S6: module13_go_enrichment.tsv

# GO	NS	enrichment	name	ratio_in_study	ratio_in_pop	p_uncorrected	depth	study_count	p_fdr_bh	study_items
GO:0051382	BP	e	kinetochore assembly	5/273	13/20656	4.588092889660521e-07	7	5	0.00567134162090937	1062, 64105, 64946, 378708, 387103
GO:0007155	BP	e	cell adhesion	21/273	483/20656	2.023193868731e-06	2	21	0.012504349705691946	1404, 2046, 3036, 4831, 4868, 5317, 5961, 8838, 9074, 10562, 10686, 27255, 56135, 56138, 56140, 56141, 56142, 56144, 56147, 84929, 131873
GO:0005887	CC	e	integral component of plasma membrane	50/273	1392/20656	8.210718589941435e-11	4	50	1.4450864718296926e-07	151, 238, 343, 364, 786, 944, 1080, 1395, 2046, 2559, 2700, 2741, 2834, 2912, 3036, 3062, 3084, 3350, 3363, 3777, 4829, 4868, 4883, 4887, 5172, 5961, 6753, 6865, 7036, 7224, 8808, 10242, 10886, 27133, 51305, 56135, 56138, 56140, 56141, 56142, 56144, 56147, 56624, 57113, 81033, 81796, 89832, 117532, 123591, 348980
GO:0005654	CC	p	nucleoplasm	22/273	3697/20656	4.817501876962853e-06	2	22	0.004239401651727311	990, 1062, 1111, 1846, 3084, 3248, 5317, 5744, 6790, 9837, 10562, 23029, 23594, 55693, 64105, 64946, 83990, 84206, 205860, 285643, 378708, 387103
