## Supplementary material for "Genetic and environmental regulation of caudate nucleus transcriptome: insight into schizophrenia risk and the dopamine system": Data S6: module14_genes.csv

gene_id	gene_name
ENSG00000235098.8	ANKRD65
ENSG00000205116.3	TMEM88B
ENSG00000179403.11	VWA1
ENSG00000222511.2	Y_RNA
ENSG00000162444.11	RBP7
ENSG00000117115.12	PADI2
ENSG00000157978.11	LDLRAP1
ENSG00000117632.21	STMN1
ENSG00000117676.13	RPS6KA1
ENSG00000084636.17	COL16A1
ENSG00000175130.6	MARCKSL1
ENSG00000142920.16	AZIN2
ENSG00000116525.13	TRIM62
ENSG00000263675.1	MIR5581
ENSG00000158315.10	RHBDL2
ENSG00000049089.13	COL9A2
ENSG00000179178.10	TMEM125
ENSG00000066322.13	ELOVL1
ENSG00000196517.11	SLC6A9
ENSG00000187147.17	RNF220
ENSG00000263381.1	MIR5584
ENSG00000070759.16	TESK2
ENSG00000117480.15	FAAH
ENSG00000116133.11	DHCR24
ENSG00000234807.5	LINC01135
ENSG00000125703.14	ATG4C
ENSG00000251767.1	RNU7-8P
ENSG00000233061.1	TTLL7-IT1
ENSG00000016602.9	CLCA4
ENSG00000171492.14	LRRC8D
ENSG00000207523.1	SNORA66
ENSG00000232542.1	DPYD-IT1
ENSG00000116266.10	STXBP3
ENSG00000134222.16	PSRC1
ENSG00000163393.12	SLC22A15
ENSG00000212385.1	RNU6-817P
ENSG00000118298.10	CA14
ENSG00000143418.19	CERS2
ENSG00000143409.15	FAM63A
ENSG00000160781.15	PAQR6
ENSG00000132702.12	HAPLN2
ENSG00000158859.9	ADAMTS4
ENSG00000283152.1	MIR3120
ENSG00000198756.10	COLGALT2
ENSG00000198860.11	TSEN15
ENSG00000229989.3	MIR181A1HG
ENSG00000143862.7	ARL8A
ENSG00000133056.13	PIK3C2B
ENSG00000163531.15	NFASC
ENSG00000229657.2	RP11-494K3.2
ENSG00000184144.10	CNTN2
ENSG00000117266.15	CDK18
ENSG00000158715.5	SLC45A3
ENSG00000196352.14	CD55
ENSG00000241395.3	RN7SL344P
ENSG00000065600.12	TMEM206
ENSG00000117707.15	PROX1
ENSG00000143507.17	DUSP10
ENSG00000242861.1	RP11-285F7.2
ENSG00000196187.11	TMEM63A
ENSG00000198835.3	GJC2
ENSG00000231563.1	RP11-245P10.4
ENSG00000116574.5	RHOU
ENSG00000232044.6	LINC01105
ENSG00000276733.1	MIR7158
ENSG00000240687.1	RP11-521D12.1
ENSG00000228950.1	AC023137.2
ENSG00000236854.1	AL121656.5
ENSG00000152689.17	RASGRP3
ENSG00000224739.2	AC016735.1
ENSG00000170802.15	FOXN2
ENSG00000200086.1	RNU6-433P
ENSG00000028116.16	VRK2
ENSG00000163235.15	TGFA
ENSG00000124374.8	PAIP2B
ENSG00000135636.13	DYSF
ENSG00000114993.15	RTKN
ENSG00000232504.4	ST3GAL5-AS1
ENSG00000272564.1	RP11-548P2.2
ENSG00000144115.16	THNSL2
ENSG00000172005.10	MAL
ENSG00000231584.8	FAHD2CP
ENSG00000168758.10	SEMA4C
ENSG00000071054.16	MAP4K4
ENSG00000186522.14	SEPT10
ENSG00000236859.6	NIFK-AS1
ENSG00000136717.14	BIN1
ENSG00000214100.8	AC079776.2
ENSG00000222068.1	RN7SKP154
ENSG00000232474.1	NCKAP5-IT1
ENSG00000169554.17	ZEB2
ENSG00000279166.1	RP11-107E5.3
ENSG00000213197.3	AC012066.1
ENSG00000136541.14	ERMN
ENSG00000115271.10	GCA
ENSG00000081479.12	LRP2
ENSG00000115935.17	WIPF1
ENSG00000224189.6	HAGLR
ENSG00000278418.1	MIR6512
ENSG00000115252.18	PDE1A
ENSG00000151689.12	INPP1
ENSG00000151690.14	MFSD6
ENSG00000144339.11	TMEFF2
ENSG00000115896.15	PLCL1
ENSG00000238217.5	AC093590.1
ENSG00000237166.1	AC007163.3
ENSG00000135929.8	CYP27A1
ENSG00000135905.18	DOCK10
ENSG00000263828.1	MIR4439
ENSG00000115468.11	EFHD1
ENSG00000264676.2	RN7SL204P
ENSG00000176720.4	BOK
ENSG00000154767.14	XPC
ENSG00000131386.17	GALNT15
ENSG00000183960.8	KCNH8
ENSG00000266745.1	MIR3135A
ENSG00000275227.1	uc_338
ENSG00000168314.17	MOBP
ENSG00000230084.5	RP4-613B23.1
ENSG00000010282.14	HHATL
ENSG00000164050.12	PLXNB1
ENSG00000232352.1	SEMA3B-AS1
ENSG00000012171.18	SEMA3B
ENSG00000180929.5	GPR62
ENSG00000090097.20	PCBP4
ENSG00000164086.9	DUSP7
ENSG00000168297.15	PXK
ENSG00000272182.1	RP11-802O23.3
ENSG00000270059.1	RP11-88H12.2
ENSG00000114541.14	FRMD4B
ENSG00000238959.1	RNU7-19P
ENSG00000080822.16	CLDND1
ENSG00000080819.6	CPOX
ENSG00000279131.1	AC069063.1
ENSG00000091513.14	TF
ENSG00000244062.1	RP11-404G16.2
ENSG00000114019.14	AMOTL2
ENSG00000073711.10	PPP2R3A
ENSG00000114054.13	PCCB
ENSG00000181804.14	SLC9A9
ENSG00000181744.8	C3orf58
ENSG00000213186.7	TRIM59
ENSG00000238427.1	RNU7-136P
ENSG00000013297.10	CLDN11
ENSG00000241416.1	KRT8P13
ENSG00000075651.15	PLD1
ENSG00000114757.18	PEX5L
ENSG00000242808.7	SOX2-OT
ENSG00000180834.7	MAP6D1
ENSG00000189058.8	APOD
ENSG00000133256.12	PDE6B
ENSG00000261121.1	RP11-496D24.2
ENSG00000163697.16	APBB2
ENSG00000207195.1	Y_RNA
ENSG00000239627.3	RPL12P20
ENSG00000075539.13	FRYL
ENSG00000239040.1	Y_RNA
ENSG00000248719.1	RP11-377G16.2
ENSG00000207746.1	MIR575
ENSG00000118785.13	SPP1
ENSG00000182168.14	UNC5C
ENSG00000245293.2	RP11-286E11.1
ENSG00000174607.10	UGT8
ENSG00000207931.1	MIR577
ENSG00000109458.8	GAB1
ENSG00000265623.1	MIR3139
ENSG00000243175.1	RPSAP36
ENSG00000164161.9	HHIP
ENSG00000164124.10	TMEM144
ENSG00000251429.1	RP11-597D13.7
ENSG00000145416.13	MARCH1
ENSG00000253001.1	RN7SKP105
ENSG00000038002.8	AGA
ENSG00000164303.10	ENPP6
ENSG00000154153.13	FAM134B
ENSG00000279995.1	RP11-1250I15.1
ENSG00000215158.9	RP11-1023L17.1
ENSG00000250140.1	CTD-2517O10.5
ENSG00000250722.5	SEPP1
ENSG00000164171.10	ITGA2
ENSG00000253366.3	RP11-589F5.4
ENSG00000145708.10	CRHBP
ENSG00000132846.5	ZBED3
ENSG00000164300.15	SERINC5
ENSG00000039319.16	ZFYVE16
ENSG00000164176.12	EDIL3
ENSG00000112893.9	MAN2A1
ENSG00000092421.16	SEMA6A
ENSG00000253807.5	LINC01170
ENSG00000064651.13	SLC12A2
ENSG00000164403.14	SHROOM1
ENSG00000171604.11	CXXC5
ENSG00000249526.1	CTB-35F21.1
ENSG00000249553.1	PPP2R2B-IT1
ENSG00000169247.11	SH3TC2
ENSG00000251842.1	RNU6-732P
ENSG00000207714.3	MIR584
ENSG00000250072.5	CTC-529P8.1
ENSG00000183111.11	ARHGEF37
ENSG00000170271.10	FAXDC2
ENSG00000172548.14	NIPAL4
ENSG00000118322.12	ATP10B
ENSG00000204767.3	FAM196B
ENSG00000249306.5	LINC01411
ENSG00000213376.4	GAPDHP71
ENSG00000146090.15	RASGEF1C
ENSG00000228793.1	RP1-223B1.1
ENSG00000270477.1	RP1-72E17.2
ENSG00000007944.14	MYLIP
ENSG00000219392.1	ZNF602P
ENSG00000196812.4	ZSCAN16
ENSG00000204655.11	MOG
ENSG00000204580.12	DDR1
ENSG00000161896.11	IP6K3
ENSG00000164530.13	PI16
ENSG00000146122.16	DAAM2
ENSG00000281969.1	XXyac-YR38GF2.1
ENSG00000112561.17	TFEB
ENSG00000137221.14	TJAP1
ENSG00000157593.17	SLC35B2
ENSG00000001561.6	ENPP4
ENSG00000112144.15	ICK
ENSG00000186231.16	KLHL32
ENSG00000271608.1	RP11-697G4.4
ENSG00000219150.2	RP11-569A2.2
ENSG00000188580.13	NKAIN2
ENSG00000237321.1	RP11-374A22.1
ENSG00000152894.14	PTPRK
ENSG00000216753.3	HMGA1P7
ENSG00000216613.2	RP3-406A7.5
ENSG00000218424.2	NDUFS5P1
ENSG00000078269.13	SYNJ2
ENSG00000233496.1	SYNJ2-IT1
ENSG00000026652.13	AGPAT4
ENSG00000279355.1	AGPAT4-IT1
ENSG00000225683.5	PACRG-AS3
ENSG00000281692.1	PACRG-AS1
ENSG00000270419.1	CAHM
ENSG00000176381.5	PRR18
ENSG00000186340.14	THBS2
ENSG00000198719.8	DLL1
ENSG00000197461.13	PDGFA
ENSG00000273151.1	RP11-449P15.2
ENSG00000105889.14	STEAP1B
ENSG00000146592.16	CREB5
ENSG00000106069.20	CHN2
ENSG00000230751.1	AC007036.4
ENSG00000154678.16	PDE1C
ENSG00000227544.8	AC018647.3
ENSG00000011426.10	ANLN
ENSG00000155849.15	ELMO1
ENSG00000235314.1	LINC00957
ENSG00000136274.8	NACAD
ENSG00000201772.1	SNORA5C
ENSG00000231427.5	LINC01445
ENSG00000049540.16	ELN
ENSG00000127946.16	HIP1
ENSG00000279996.1	CTB-139P11.2
ENSG00000212482.1	RNU6-530P
ENSG00000127955.15	GNAI1
ENSG00000075223.13	SEMA3C
ENSG00000164659.14	KIAA1324L
ENSG00000244055.1	AC007566.10
ENSG00000004864.13	SLC25A13
ENSG00000160862.12	AZGP1
ENSG00000166526.16	ZNF3
ENSG00000146828.17	SLC12A9
ENSG00000105976.14	MET
ENSG00000241345.1	RP4-630C24.3
ENSG00000279419.1	RP5-907C10.3
ENSG00000170775.2	GPR37
ENSG00000128591.15	FLNC
ENSG00000146859.6	TMEM140
ENSG00000127412.6	TRPV5
ENSG00000197993.7	KEL
ENSG00000179468.5	OR9A2
ENSG00000239293.1	OR9P1P
ENSG00000179420.11	OR6W1P
ENSG00000268170.2	RP11-556I13.2
ENSG00000279223.1	RP11-556I13.1
ENSG00000231840.1	AC073342.12
ENSG00000164889.13	SLC4A2
ENSG00000186480.12	INSIG1
ENSG00000182372.8	CLN8
ENSG00000265520.1	MIR548V
ENSG00000168453.14	HR
ENSG00000147459.17	DOCK5
ENSG00000274988.1	MIR6876
ENSG00000015592.16	STMN4
ENSG00000197892.12	KIF13B
ENSG00000104332.11	SFRP1
ENSG00000147488.11	ST18
ENSG00000240534.1	RPL34P17
ENSG00000175305.17	CCNE2
ENSG00000132561.13	MATN2
ENSG00000254241.1	MTCO1P47
ENSG00000253877.5	LINC01608
ENSG00000136960.12	ENPP2
ENSG00000253495.1	CYCSP23
ENSG00000155792.9	DEPTOR
ENSG00000254343.2	RP11-760H22.2
ENSG00000156804.7	FBXO32
ENSG00000104549.11	SQLE
ENSG00000104419.14	NDRG1
ENSG00000254324.3	MIR151A
ENSG00000261710.1	RP11-953B20.1
ENSG00000277494.1	GPIHBP1
ENSG00000185189.16	NRBP2
ENSG00000099219.13	ERMP1
ENSG00000235389.2	RP11-134K1.3
ENSG00000231195.1	IFNA11P
ENSG00000122694.15	GLIPR2
ENSG00000277778.2	PGM5P2
ENSG00000119139.17	TJP2
ENSG00000107362.13	ABHD17B
ENSG00000281760.1	AL138751.1
ENSG00000200922.1	Y_RNA
ENSG00000119121.21	TRPM6
ENSG00000106772.17	PRUNE2
ENSG00000187764.11	SEMA4D
ENSG00000252153.1	MIR2278
ENSG00000130948.9	HSD17B3
ENSG00000207276.1	RNU6-1160P
ENSG00000130958.11	SLC35D2
ENSG00000095383.19	TBC1D2
ENSG00000165124.17	SVEP1
ENSG00000198121.13	LPAR1
ENSG00000148158.16	SNX30
ENSG00000136867.10	SLC31A2
ENSG00000095397.13	WHRN
ENSG00000041982.15	TNC
ENSG00000148219.16	ASTN2
ENSG00000148180.18	GSN
ENSG00000148204.11	CRB2
ENSG00000196814.14	MVB12B
ENSG00000136859.9	ANGPTL2
ENSG00000207955.4	MIR219A2
ENSG00000283335.1	MIR219B
ENSG00000167123.18	CERCAM
ENSG00000273186.1	RP11-339B21.10
ENSG00000187239.16	FNBP1
ENSG00000126878.12	AIF1L
ENSG00000196358.10	NTNG2
ENSG00000263403.1	MIR4673
ENSG00000107331.16	ABCA2
ENSG00000176058.11	TPRN
ENSG00000185736.15	ADARB2
ENSG00000205696.4	ADARB2-AS1
ENSG00000065675.14	PRKCQ
ENSG00000237943.6	PRKCQ-AS1
ENSG00000065809.13	FAM107B
ENSG00000150867.13	PIP4K2A
ENSG00000279819.1	RP11-142L16.2
ENSG00000095739.10	BAMBI
ENSG00000265763.3	ZNF488
ENSG00000128805.14	ARHGAP22
ENSG00000231906.1	RP11-541M12.3
ENSG00000204161.13	C10orf128
ENSG00000225137.1	DYNC1I2P1
ENSG00000237949.1	LINC00844
ENSG00000148541.12	FAM13C
ENSG00000165476.13	REEP3
ENSG00000183230.16	CTNNA3
ENSG00000276866.1	MIR7151
ENSG00000099282.9	TSPAN15
ENSG00000138316.10	ADAMTS14
ENSG00000107731.12	UNC5B
ENSG00000166348.18	USP54
ENSG00000207327.1	RNU6-883P
ENSG00000165424.6	ZCCHC24
ENSG00000122367.19	LDB3
ENSG00000107798.17	LIPA
ENSG00000108239.8	TBC1D12
ENSG00000197430.10	OPALIN
ENSG00000099194.5	SCD
ENSG00000235823.1	OLMALINC
ENSG00000273030.1	RP11-285F16.1
ENSG00000107816.17	LZTS2
ENSG00000107957.16	SH3PXD2A
ENSG00000187164.18	SHTN1
ENSG00000107902.13	LHPP
ENSG00000189319.13	FAM53B
ENSG00000235180.1	LINC00601
ENSG00000154493.17	C10orf90
ENSG00000188385.11	JAKMIP3
ENSG00000148826.8	NKX6-2
ENSG00000148832.14	PAOX
ENSG00000023191.16	RNH1
ENSG00000177156.10	TALDO1
ENSG00000177595.17	PIDD1
ENSG00000129757.12	CDKN1C
ENSG00000177105.9	RHOG
ENSG00000170743.16	SYT9
ENSG00000166387.11	PPFIBP2
ENSG00000166394.14	CYB5R2
ENSG00000133805.15	AMPD3
ENSG00000197601.12	FAR1
ENSG00000006611.15	USH1C
ENSG00000121690.10	DEPDC7
ENSG00000135362.13	PRR5L
ENSG00000255186.1	RP11-514F3.5
ENSG00000175220.11	ARHGAP1
ENSG00000086205.16	FOLH1
ENSG00000124920.13	MYRF
ENSG00000176485.10	PLA2G16
ENSG00000149798.4	CDC42EP2
ENSG00000254855.1	RP11-867G23.1
ENSG00000179292.4	TMEM151A
ENSG00000172830.12	SSH3
ENSG00000172508.10	CARNS1
ENSG00000172893.15	DHCR7
ENSG00000078124.11	ACER3
ENSG00000033327.12	GAB2
ENSG00000254629.1	RP11-160H12.3
ENSG00000250257.1	LDHAL6DP
ENSG00000087053.18	MTMR2
ENSG00000204381.11	LAYN
ENSG00000109846.7	CRYAB
ENSG00000150764.13	DIXDC1
ENSG00000186318.16	BACE1
ENSG00000276505.1	CMB9-94B1.2
ENSG00000137726.16	FXYD6
ENSG00000019144.17	PHLDB1
ENSG00000255176.1	AP002954.3
ENSG00000076706.15	MCAM
ENSG00000110400.10	NECTIN1
ENSG00000254854.1	CTD-2523D13.2
ENSG00000110080.18	ST3GAL4
ENSG00000224795.1	NTM-AS1
ENSG00000166086.12	JAM3
ENSG00000171840.11	NINJ2
ENSG00000256020.1	RP5-1154L15.2
ENSG00000238370.1	RNU7-103P
ENSG00000235049.1	LINC00940
ENSG00000010278.12	CD9
ENSG00000084453.16	SLCO1A2
ENSG00000167588.12	GPD1
ENSG00000066084.12	DIP2B
ENSG00000207136.1	RNU6-769P
ENSG00000200183.1	RNU6-238P
ENSG00000110911.14	SLC11A2
ENSG00000139629.15	GALNT6
ENSG00000278108.1	MIR6757
ENSG00000182796.13	TMEM198B
ENSG00000065361.14	ERBB3
ENSG00000139263.11	LRIG3
ENSG00000135678.11	CPM
ENSG00000139292.12	LGR5
ENSG00000251138.6	RP11-81H3.2
ENSG00000257183.1	RP11-274M17.3
ENSG00000179104.8	TMTC2
ENSG00000252220.1	RNU6-977P
ENSG00000057704.11	TMCC3
ENSG00000151572.16	ANO4
ENSG00000258033.1	RP11-350G24.2
ENSG00000166046.10	TCP11L2
ENSG00000212138.1	RNA5SP372
ENSG00000139438.5	FAM222A
ENSG00000139433.9	GLTP
ENSG00000256351.1	RP1-7G5.5
ENSG00000174456.13	C12orf76
ENSG00000279360.1	RP11-946P6.4
ENSG00000135148.11	TRAFD1
ENSG00000111344.11	RASAL1
ENSG00000089041.16	P2RX7
ENSG00000257053.1	Z98941.1
ENSG00000089053.12	ANAPC5
ENSG00000130787.13	HIP1R
ENSG00000277077.1	RP11-101P17.15
ENSG00000273507.4	RP11-50D16.4
ENSG00000179630.10	LACC1
ENSG00000235903.7	CPB2-AS1
ENSG00000173988.12	LRRC63
ENSG00000150510.16	FAM124A
ENSG00000136098.16	NEK3
ENSG00000238500.1	RNU7-87P
ENSG00000139737.21	SLAIN1
ENSG00000125247.15	TMTC4
ENSG00000237082.1	COX5BP6
ENSG00000185896.10	LAMP1
ENSG00000185989.10	RASA3
ENSG00000129538.13	RNASE1
ENSG00000100842.12	EFS
ENSG00000166091.19	CMTM5
ENSG00000165410.14	CFL2
ENSG00000258342.1	RP11-116N8.1
ENSG00000257585.1	LINC00609
ENSG00000258844.1	RP11-259K15.2
ENSG00000258696.1	CTD-2058B24.3
ENSG00000259048.1	CTD-2058B24.2
ENSG00000259070.5	LINC00639
ENSG00000012983.11	MAP4K5
ENSG00000201573.1	Y_RNA
ENSG00000126803.9	HSPA2
ENSG00000126822.16	PLEKHG3
ENSG00000257365.7	FNTB
ENSG00000054690.13	PLEKHH1
ENSG00000198732.10	SMOC1
ENSG00000206751.1	Y_RNA
ENSG00000080815.18	PSEN1
ENSG00000100596.6	SPTLC2
ENSG00000100433.15	KCNK10
ENSG00000165959.11	CLMN
ENSG00000176438.12	SYNE3
ENSG00000196663.15	TECPR2
ENSG00000279495.1	RP11-521B24.4
ENSG00000242085.1	RPS20P33
ENSG00000179455.7	MKRN3
ENSG00000092445.11	TYRO3
ENSG00000092529.23	CAPN3
ENSG00000159433.11	STARD9
ENSG00000185634.11	SHC4
ENSG00000265942.2	RN7SL577P
ENSG00000186417.13	GLDN
ENSG00000259194.1	RP11-108K3.4
ENSG00000259678.1	RP11-707P17.1
ENSG00000259668.5	RP11-707P17.2
ENSG00000157483.8	MYO1E
ENSG00000253030.1	MIR2116
ENSG00000157734.13	SNX22
ENSG00000138623.9	SEMA7A
ENSG00000058335.15	RASGRF1
ENSG00000259462.2	CPEB1-AS1
ENSG00000140600.16	SH3GL3
ENSG00000212374.1	RNU6-401P
ENSG00000197696.9	NMB
ENSG00000073417.14	PDE8A
ENSG00000196547.14	MAN2A2
ENSG00000176463.13	SLCO3A1
ENSG00000259604.5	RP11-66B24.1
ENSG00000140479.16	PCSK6
ENSG00000279970.1	RP11-299G20.5
ENSG00000167930.15	FAM234A
ENSG00000185615.15	PDIA2
ENSG00000005513.9	SOX8
ENSG00000206053.12	HN1L
ENSG00000162073.13	PAQR4
ENSG00000103184.11	SEC14L5
ENSG00000189067.12	LITAF
ENSG00000103381.11	CPPED1
ENSG00000072864.13	NDE1
ENSG00000262380.1	CTB-193M12.3
ENSG00000280206.1	CTB-193M12.5
ENSG00000263335.1	AF001548.5
ENSG00000170537.12	TMC7
ENSG00000103540.16	CCP110
ENSG00000158865.12	SLC5A11
ENSG00000261329.5	CTD-2049O4.1
ENSG00000260911.2	RP11-196G11.2
ENSG00000103449.11	SALL1
ENSG00000140848.16	CPNE2
ENSG00000279803.1	RP11-407G23.5
ENSG00000276663.1	RP11-407G23.7
ENSG00000102934.9	PLLP
ENSG00000159713.10	TPPP3
ENSG00000039068.18	CDH1
ENSG00000103089.8	FA2H
ENSG00000183196.8	CHST6
ENSG00000152910.18	CNTNAP4
ENSG00000252814.1	RN7SKP233
ENSG00000140873.15	ADAMTS18
ENSG00000260788.5	RP11-298D21.1
ENSG00000259914.1	RP11-298D21.2
ENSG00000108381.10	ASPA
ENSG00000179314.13	WSCD1
ENSG00000072310.16	SREBF1
ENSG00000131899.10	LLGL1
ENSG00000109046.14	WSB1
ENSG00000196535.15	MYO18A
ENSG00000221995.5	TIAF1
ENSG00000264050.1	RP11-22N12.2
ENSG00000126860.11	EVI2A
ENSG00000176658.16	MYO1D
ENSG00000201178.1	Y_RNA
ENSG00000006042.11	TMEM98
ENSG00000092871.16	RFFL
ENSG00000267457.1	RP5-837J1.4
ENSG00000275832.4	ARHGAP23
ENSG00000277363.4	SRCIN1
ENSG00000173801.16	JUP
ENSG00000173786.16	CNP
ENSG00000108852.14	MPP2
ENSG00000180891.12	CUEDC1
ENSG00000108387.14	SEPT4
ENSG00000278863.1	RP11-567L7.3
ENSG00000263857.1	MIR4729
ENSG00000264513.1	RP11-556O9.2
ENSG00000141338.13	ABCA8
ENSG00000246731.2	MGC16275
ENSG00000141540.10	TTYH2
ENSG00000109089.7	CDR2L
ENSG00000281674.1	AC087651.2
ENSG00000266714.6	MYO15B
ENSG00000204323.5	SMIM5
ENSG00000259120.2	SMIM6
ENSG00000204282.4	TNRC6C-AS1
ENSG00000141524.15	TMC6
ENSG00000108639.7	SYNGR2
ENSG00000183077.15	AFMID
ENSG00000204278.12	TMEM235
ENSG00000187775.16	DNAH17
ENSG00000108669.16	CYTH1
ENSG00000035862.12	TIMP2
ENSG00000178404.9	CEP295NL
ENSG00000108679.12	LGALS3BP
ENSG00000262188.1	RP11-353N14.4
ENSG00000181409.11	AATK
ENSG00000207736.1	MIR657
ENSG00000283604.1	MIR338
ENSG00000262223.6	RP11-1055B8.3
ENSG00000176912.3	TYMSOS
ENSG00000263727.1	RP11-806L2.5
ENSG00000176890.15	TYMS
ENSG00000132199.18	ENOSF1
ENSG00000154864.11	PIEZO2
ENSG00000141458.12	NPC1
ENSG00000199366.1	Y_RNA
ENSG00000101695.8	RNF125
ENSG00000206769.1	RNU6-116P
ENSG00000071991.8	CDH19
ENSG00000187773.8	FAM69C
ENSG00000150656.14	CNDP1
ENSG00000197971.14	MBP
ENSG00000279811.1	RP11-862L9.2
ENSG00000141934.9	PLPP2
ENSG00000099622.13	CIRBP
ENSG00000280486.1	LLNLR-307A6.1
ENSG00000248015.6	AC005329.7
ENSG00000130005.11	GAMT
ENSG00000105355.8	PLIN3
ENSG00000269386.5	RAB11B-AS1
ENSG00000180739.13	S1PR5
ENSG00000079805.16	DNM2
ENSG00000183401.11	CCDC159
ENSG00000008441.16	NFIX
ENSG00000279044.1	AC007787.3
ENSG00000123146.19	ADGRE5
ENSG00000099331.13	MYO9B
ENSG00000130475.14	FCHO1
ENSG00000187135.7	VSTM2B
ENSG00000198597.8	ZNF536
ENSG00000280061.1	CTD-2001J20.1
ENSG00000227392.1	HPN-AS1
ENSG00000105695.14	MAG
ENSG00000012124.15	CD22
ENSG00000269553.1	U62631.5
ENSG00000105254.11	TBCB
ENSG00000167641.10	PPP1R14A
ENSG00000068903.19	SIRT2
ENSG00000076928.17	ARHGEF1
ENSG00000079435.9	LIPE
ENSG00000225877.1	AC004603.4
ENSG00000125746.15	EML2
ENSG00000167414.4	GNG8
ENSG00000279161.1	CTB-12A17.2
ENSG00000268518.1	CTD-2545M3.8
ENSG00000167755.13	KLK6
ENSG00000101265.15	RASSF2
ENSG00000276768.1	RP5-1116H23.5
ENSG00000278816.1	RP5-1116H23.4
ENSG00000132640.14	BTBD3
ENSG00000125844.15	RRBP1
ENSG00000278041.1	RP5-984P4.6
ENSG00000125820.5	NKX2-2
ENSG00000101463.5	SYNDIG1
ENSG00000231795.1	ITCH-IT1
ENSG00000078804.12	TP53INP2
ENSG00000131069.19	ACSS2
ENSG00000078814.15	MYH7B
ENSG00000202150.1	RNU6-407P
ENSG00000149633.11	KIAA1755
ENSG00000277829.1	RP5-1054A22.4
ENSG00000101049.14	SGK2
ENSG00000124251.10	TP53TG5
ENSG00000244274.7	DBNDD2
ENSG00000124155.16	PIGT
ENSG00000158296.13	SLC13A3
ENSG00000124126.13	PREX1
ENSG00000064787.13	BCAS1
ENSG00000238194.1	RP4-719C8.1
ENSG00000092758.15	COL9A3
ENSG00000232560.6	LINC01549
ENSG00000154642.10	C21orf91
ENSG00000224924.6	LINC00320
ENSG00000205927.4	OLIG2
ENSG00000184221.12	OLIG1
ENSG00000159228.12	CBR1
ENSG00000233393.1	AP000688.29
ENSG00000182871.14	COL18A1
ENSG00000160285.14	LSS
ENSG00000100181.22	TPTEP1
ENSG00000267338.1	KB-7G2.9
ENSG00000128242.12	GAL3ST1
ENSG00000128283.6	CDC42EP1
ENSG00000100139.13	MICALL1
ENSG00000278948.1	RP5-1039K5.12
ENSG00000279010.2	MIR6820
ENSG00000100142.14	POLR2F
ENSG00000100146.16	SOX10
ENSG00000100242.15	SUN2
ENSG00000273096.1	RP3-508I15.20
ENSG00000100399.15	CHADL
ENSG00000130150.11	MOSPD2
ENSG00000169306.9	IL1RAPL1
ENSG00000201666.1	SNORD74
ENSG00000237994.1	RP1-146A15.1
ENSG00000130962.17	PRRG1
ENSG00000158352.15	SHROOM4
ENSG00000169562.9	GJB1
ENSG00000102158.19	MAGT1
ENSG00000102271.13	KLHL4
ENSG00000123560.13	PLP1
ENSG00000188153.12	COL4A5
ENSG00000005893.15	LAMP2
ENSG00000171388.11	APLN
ENSG00000188706.12	ZDHHC9
ENSG00000235189.1	RP4-537K23.4
ENSG00000134594.4	RAB33A
ENSG00000165509.13	MAGEC3
ENSG00000225660.1	RP1-73A14.1
ENSG00000198753.11	PLXNB3
