## Supplementary material for "Genetic and environmental regulation of caudate nucleus transcriptome: insight into schizophrenia risk and the dopamine system": Data S6: module14_go_enrichment.tsv

# GO	NS	enrichment	name	ratio_in_study	ratio_in_pop	p_uncorrected	depth	study_count	p_fdr_bh	study_items
GO:0042552	BP	e	myelination	13/483	48/20656	4.870563259971126e-11	4	13	6.020503245650308e-07	1902, 3792, 4118, 4155, 5653, 8537, 9514, 10215, 23114, 51090, 55331, 83700, 256987
GO:0022010	BP	e	central nervous system myelination	7/483	14/20656	1.0900210756037156e-08	5	7	6.736875257768764e-05	443, 745, 4099, 5354, 6663, 6900, 84504
GO:0071526	BP	e	semaphorin-plexin signaling pathway	9/483	34/20656	6.051453182576394e-08	6	9	0.000249340042632756	4233, 5364, 5365, 7869, 8482, 10507, 10512, 54910, 57556
GO:0014003	BP	e	oligodendrocyte development	8/483	27/20656	1.2668312410923959e-07	5	8	0.0003914825242785776	745, 928, 1902, 2934, 4821, 6663, 116448, 118738
GO:0001755	BP	e	neural crest cell migration	9/483	46/20656	9.907666153322582e-07	6	9	0.0024493732264244087	6663, 7869, 8482, 9839, 10507, 10512, 30812, 54910, 57556
GO:0061024	BP	e	membrane organization	14/483	134/20656	3.1971220682497217e-06	4	14	0.0065866043142724685	274, 1718, 1785, 3092, 4036, 4155, 7018, 7039, 8871, 9026, 23048, 23149, 26119, 143425
GO:0030198	BP	e	extracellular matrix organization	19/483	253/20656	8.727707113795121e-06	5	19	0.015411883947660214	323, 780, 999, 1287, 1298, 1299, 1307, 2006, 3371, 3673, 5154, 6696, 9507, 9644, 64856, 80781, 83700, 140766, 170692
GO:0007155	BP	e	cell adhesion	28/483	483/20656	1.1059088980520094e-05	2	28	0.01708767486102611	563, 780, 928, 933, 976, 1307, 3371, 3673, 3959, 4099, 4162, 4340, 4815, 5010, 5796, 5818, 6696, 6900, 7058, 7301, 10085, 10278, 10507, 51148, 60484, 79987, 80781, 85445
GO:0007015	BP	e	actin filament organization	12/483	119/20656	2.2993824183160462e-05	5	12	0.027695293568220487	391, 3092, 4642, 4643, 7018, 9026, 9844, 10435, 57471, 57477, 65108, 134549
GO:0048843	BP	e	negative regulation of axon extension involved in axon guidance	6/483	26/20656	2.450705868161846e-05	12	6	0.027695293568220487	7869, 8482, 10507, 10512, 54910, 57556
GO:0050919	BP	e	negative chemotaxis	7/483	38/20656	2.4645920981346605e-05	4	7	0.027695293568220487	5154, 7869, 8482, 10507, 10512, 54910, 57556
GO:0016126	BP	e	sterol biosynthetic process	5/483	17/20656	3.35766105750294e-05	6	5	0.03458670694316154	1717, 3638, 6713, 10826, 51700
GO:0048709	BP	e	oligodendrocyte differentiation	6/483	29/20656	4.7643616242418854e-05	5	6	0.045301749259426115	666, 745, 1267, 6663, 11221, 30812
GO:0005886	CC	e	plasma membrane	169/483	4638/20656	2.2291183170512793e-10	3	169	3.9232482380102517e-07	20, 274, 391, 563, 780, 825, 928, 933, 976, 999, 1267, 1318, 1368, 1604, 1785, 1902, 2065, 2318, 2346, 2770, 2861, 2934, 3306, 3673, 3728, 3792, 3916, 3920, 3996, 4036, 4099, 4155, 4162, 4233, 4340, 4642, 4643, 4891, 5010, 5027, 5046, 5158, 5168, 5287, 5305, 5334, 5337, 5354, 5364, 5365, 5588, 5663, 5796, 5818, 5923, 6422, 6522, 6536, 6558, 6579, 6814, 6900, 7039, 7368, 7508, 8291, 8437, 8482, 85…
GO:0043209	CC	e	myelin sheath	10/483	29/20656	5.990295902299897e-10	2	10	5.27146039402391e-07	2934, 4099, 4155, 4642, 5354, 6900, 22933, 57165, 57471, 256987
GO:0033270	CC	e	paranode region of axon	6/483	12/20656	1.2995526270101685e-07	2	6	5.7180315588447415e-05	4099, 22933, 23114, 23303, 57165, 57471
GO:0005912	CC	e	adherens junction	16/483	157/20656	8.948354210153684e-07	5	16	0.0003149820681974097	999, 3728, 4643, 5796, 5818, 9267, 9414, 10397, 11135, 11155, 23150, 28513, 28514, 29119, 57477, 134549
GO:0005856	CC	e	cytoskeleton	27/483	407/20656	1.321998569487349e-06	5	27	0.0003877862470496224	274, 391, 1718, 2166, 2318, 3092, 3728, 3996, 4355, 4643, 8871, 9026, 10083, 10435, 11135, 11155, 23048, 23149, 23150, 29116, 29119, 54961, 57471, 57475, 65108, 85458, 122060
GO:0009986	CC	e	cell surface	34/483	601/20656	2.7066663333039015e-06	2	34	0.0006805332495164096	933, 1368, 1410, 1604, 1902, 2346, 2861, 3306, 3673, 4155, 4233, 4891, 5046, 5154, 5365, 5663, 5796, 6422, 6900, 7018, 7039, 7077, 7301, 8633, 11141, 23555, 23621, 55248, 56650, 64399, 83986, 143903, 342035, 399687
GO:0030424	CC	e	axon	22/483	310/20656	4.337128903828968e-06	5	22	0.0009541683588423731	274, 1410, 1785, 3996, 4036, 4642, 4752, 5010, 5663, 5796, 6900, 8898, 11141, 23303, 23621, 26119, 57556, 57698, 80725, 84628, 113451, 342035
GO:0016324	CC	e	apical plasma membrane	23/483	353/20656	1.0771458136283232e-05	4	23	0.0021064184799842764	928, 2065, 4036, 4118, 4891, 5337, 5663, 6522, 6536, 6558, 6814, 7018, 9026, 22802, 28514, 51421, 56302, 57477, 134549, 140803, 283999, 286204, 338328
GO:0005789	CC	e	endoplasmic reticulum membrane	43/483	948/20656	3.575889781806789e-05	4	43	0.006293566015979949	391, 666, 745, 1717, 1718, 2055, 2166, 2705, 2861, 3293, 3638, 4047, 5337, 5663, 6319, 6713, 6720, 7039, 7301, 7444, 8612, 9517, 10826, 11322, 23120, 26022, 29956, 51114, 51604, 51700, 55016, 55144, 55331, 56895, 57458, 57467, 64834, 79152, 79956, 125704, 160335, 221035, 286827
GO:0043218	CC	e	compact myelin	3/483	4/20656	4.994439424229198e-05	2	3	0.006761702605110298	4099, 4155, 51090
GO:0048471	CC	e	perinuclear region of cytoplasm	34/483	703/20656	6.425580960662085e-05	2	34	0.00807787320768948	347, 392, 999, 1267, 1785, 2934, 3673, 3916, 4336, 4650, 4864, 4891, 5337, 5663, 6696, 7018, 7039, 8862, 8871, 8898, 9026, 9625, 10397, 11145, 11155, 11226, 22933, 25780, 51673, 57467, 57580, 57698, 113451, 256987
GO:0031902	CC	e	late endosome membrane	11/483	122/20656	0.0001387881700042794	6	11	0.01585739191055668	3916, 3920, 4864, 4891, 5337, 23555, 55016, 85377, 89853, 127829, 285195
GO:0005887	CC	e	integral component of plasma membrane	55/483	1392/20656	0.000144158108277788	4	55	0.01585739191055668	780, 928, 933, 976, 1318, 1902, 2065, 2346, 2861, 3916, 4099, 4233, 4815, 4864, 4891, 5027, 5364, 5365, 5638, 5663, 5796, 6536, 6558, 6579, 7301, 7869, 8482, 8549, 8612, 9514, 10165, 10507, 10512, 11322, 22802, 23114, 23555, 23621, 25780, 28232, 28514, 54207, 54910, 55144, 55248, 56302, 57556, 64399, 79905, 79953, 83700, 84061, 131096, 140803, 158747
GO:0009925	CC	e	basal plasma membrane	7/483	51/20656	0.00017400807419739215	4	7	0.01724594396267714	2065, 4233, 6536, 6558, 7018, 26119, 57477
GO:0016021	CC	e	integral component of membrane	118/483	3661/20656	0.00017637897234556164	3	118	0.01724594396267714	20, 666, 745, 933, 999, 1718, 2055, 2123, 2166, 2705, 3792, 4036, 4118, 4122, 4124, 4162, 4166, 4233, 4340, 4864, 5010, 5354, 5663, 5796, 5818, 6319, 6484, 6522, 6713, 6720, 7039, 7368, 7444, 8291, 8612, 8633, 9144, 9517, 9625, 9725, 10351, 10826, 11046, 11141, 11145, 11226, 22875, 23120, 23245, 23302, 23621, 23632, 23671, 25805, 26022, 28513, 29956, 51090, 51114, 53637, 54842, 54933, 55016, 5528…
GO:0030864	CC	e	cortical actin cytoskeleton	7/483	53/20656	0.0002225499359405181	7	7	0.020615151960805888	999, 1073, 2934, 3996, 4336, 57477, 134549
GO:0005783	CC	e	endoplasmic reticulum	43/483	1022/20656	0.0002577217207242312	5	43	0.022679511423732344	175, 347, 666, 1717, 1718, 2055, 2861, 3293, 3638, 4036, 4118, 4864, 5046, 5287, 5653, 5663, 6238, 6319, 6713, 7444, 7869, 8612, 11145, 11322, 23120, 26022, 29956, 51114, 54463, 55331, 56895, 57458, 57467, 64714, 64834, 79152, 84061, 84899, 144811, 158747, 160335, 283999, 286827
GO:0070062	CC	e	extracellular exosome	76/483	2167/20656	0.0002960506379085726	6	76	0.024078147350816228	347, 391, 392, 563, 780, 873, 928, 933, 976, 999, 1073, 1267, 1368, 1410, 1604, 1785, 2346, 2770, 2819, 2934, 3306, 3728, 3916, 3920, 3925, 3959, 4036, 4124, 4642, 4643, 4864, 5151, 6035, 6050, 6414, 6422, 6558, 6696, 6814, 6888, 7018, 8291, 8537, 8898, 9144, 9586, 9725, 10085, 10397, 10512, 11240, 11322, 22875, 23452, 23500, 25801, 26022, 55619, 56996, 57471, 57609, 57636, 64849, 64856, 65108, 8…
GO:0030665	CC	e	clathrin-coated vesicle membrane	7/483	56/20656	0.0003152707313155568	7	7	0.024078147350816228	3092, 4036, 7018, 7039, 9026, 26119, 143425
GO:0005604	CC	e	basement membrane	9/483	93/20656	0.0003279702725403722	4	9	0.024078147350816228	1287, 1299, 3371, 4147, 7058, 23671, 64093, 64856, 80781
GO:0045178	CC	e	basal part of cell	4/483	15/20656	0.0003283383729656758	2	4	0.024078147350816228	3673, 4891, 5010, 7018
GO:0062023	CC	e	collagen-containing extracellular matrix	21/483	374/20656	0.0003452587876718779	3	21	0.024306218652100205	563, 1287, 1298, 1299, 1307, 2006, 3371, 3959, 4147, 5046, 6422, 7058, 7077, 7869, 8482, 9507, 10085, 23452, 64856, 80781, 150356
GO:0005640	CC	e	nuclear outer membrane	5/483	27/20656	0.0003611545229734755	6	5	0.024447383093589112	666, 1717, 5663, 79789, 161176
GO:0016020	CC	e	membrane	74/483	2108/20656	0.00043414314216463256	2	74	0.027560818798026653	20, 274, 323, 928, 976, 1124, 1267, 1717, 1718, 1785, 2346, 3092, 3306, 3371, 3916, 3920, 3925, 3959, 3991, 4047, 4124, 4650, 4864, 4891, 5027, 5046, 5287, 5337, 5663, 5818, 6238, 6319, 6484, 6522, 6536, 6558, 8482, 8898, 9514, 9844, 10226, 10435, 10826, 22875, 23621, 29956, 51104, 51228, 51604, 51700, 54820, 54842, 55144, 55619, 57609, 57644, 63895, 64834, 79152, 79956, 79987, 84061, 84327, 8541…
GO:0031410	CC	e	cytoplasmic vesicle	17/483	286/20656	0.0004384675717867876	6	17	0.027560818798026653	20, 391, 1785, 4642, 4891, 7018, 7039, 7456, 8291, 23048, 28514, 51421, 51604, 55357, 58476, 79628, 113451
GO:0030426	CC	e	growth cone	11/483	140/20656	0.00046085033088434397	3	11	0.027968847667463638	323, 1785, 5663, 5923, 7077, 8633, 22933, 25861, 57580, 57698, 81551
GO:0005768	CC	e	endosome	17/483	294/20656	0.000599221555877896	7	17	0.0351543312781699	20, 274, 999, 1785, 1902, 4642, 5337, 6536, 8291, 9363, 10226, 23245, 23621, 55016, 93643, 118442, 256227
GO:0033010	CC	e	paranodal junction	3/483	8/20656	0.0006518621262460263	5	3	0.03700894652235505	22933, 23114, 83700
GO:0005925	CC	e	focal adhesion	21/483	415/20656	0.0008821797423628243	5	21	0.04851988582995534	391, 928, 976, 1785, 2318, 2934, 3371, 3673, 3728, 4162, 6522, 9448, 10278, 11135, 23114, 57477, 58480, 58504, 83543, 85458, 143903
GO:0005654	CC	p	nucleoplasm	42/483	3697/20656	9.062692756375227e-09	2	42	5.3167797504068e-06	745, 1153, 1267, 1410, 1849, 3344, 3792, 4821, 5287, 5305, 5414, 5435, 5663, 6050, 6195, 6299, 6663, 6720, 7508, 9134, 9414, 9516, 9770, 9839, 10110, 10420, 11221, 23149, 51433, 51523, 54443, 55357, 55367, 55619, 55793, 55806, 55902, 84722, 114907, 116461, 117584, 118611
GO:0005730	CC	p	nucleolus	11/483	1311/20656	4.190199378139351e-05	5	11	0.0067043190050229615	105, 5653, 6319, 7298, 7508, 9839, 22933, 26782, 54463, 116461, 677796
GO:0005634	CC	p	nucleus	87/483	5339/20656	4.854474574483589e-05	5	87	0.006761702605110298	105, 274, 323, 443, 563, 666, 745, 825, 1028, 1153, 1393, 1410, 1718, 1785, 2593, 2770, 2934, 3092, 3306, 3673, 3728, 4155, 4162, 4752, 4784, 4821, 4891, 5129, 5136, 5414, 5435, 5629, 5663, 6299, 6663, 6720, 6888, 7298, 7301, 7444, 7508, 7551, 7942, 8291, 8898, 9134, 9220, 9414, 9586, 9679, 9705, 9745, 9770, 9839, 10397, 10420, 11221, 11240, 22858, 22903, 22933, 23148, 27296, 30812, 51433, 51700,…
GO:0051015	MF	e	actin filament binding	19/483	206/20656	4.0999771681388687e-07	5	19	0.001187276389044028	274, 1073, 2934, 3092, 4642, 4643, 9026, 10083, 29119, 57471, 57477, 57644, 57698, 65108, 79789, 83543, 134549, 161176, 399687
GO:0030215	MF	e	semaphorin receptor binding	7/483	23/20656	6.485502892871555e-07	4	7	0.001187276389044028	5364, 7869, 8482, 10507, 10512, 54910, 57556
GO:0019911	MF	e	structural constituent of myelin sheath	5/483	10/20656	1.566195550426977e-06	2	5	0.001660950381227809	4118, 4155, 4336, 5354, 51090
GO:0045499	MF	e	chemorepellent activity	6/483	28/20656	3.8542783431977885e-05	5	6	0.03269969746369004	7869, 8482, 10507, 10512, 54910, 57556
GO:0045159	MF	e	myosin II binding	4/483	10/20656	5.544076061989464e-05	5	4	0.03919661775826551	2934, 3996, 57477, 134549
GO:0003723	MF	p	RNA binding	9/483	1391/20656	8.39657983765225e-07	4	9	0.001187276389044028	105, 1153, 1267, 6238, 8871, 9138, 57060, 219654, 399687
