## Supplementary material for "Genetic and environmental regulation of caudate nucleus transcriptome: insight into schizophrenia risk and the dopamine system": Data S6: module15_genes.csv

gene_id	gene_name
ENSG00000268903.1	RP11-34P13.15
ENSG00000269981.1	RP11-34P13.16
ENSG00000215915.9	ATAD3C
ENSG00000238260.1	RP11-46F15.2
ENSG00000271746.1	RP1-202O8.3
ENSG00000269925.1	RP3-467L1.6
ENSG00000223989.1	RP11-84A14.5
ENSG00000229484.1	RP5-888M10.2
ENSG00000226029.1	RP4-798A10.2
ENSG00000233421.4	RP5-875O13.1
ENSG00000228549.3	RP11-108M9.3
ENSG00000259984.1	RP11-335G20.7
ENSG00000206888.1	RNU6-48P
ENSG00000180198.15	RCC1
ENSG00000134668.12	SPOCD1
ENSG00000183615.5	FAM167B
ENSG00000239636.1	RP4-728D4.2
ENSG00000275350.1	RP11-329N22.2
ENSG00000199963.1	RNU6-605P
ENSG00000237624.1	OXCT2P1
ENSG00000171790.15	SLFNL1
ENSG00000225721.5	RP11-269F19.2
ENSG00000225779.1	RP4-603I14.3
ENSG00000241745.3	RN7SL788P
ENSG00000132854.18	KANK4
ENSG00000234318.1	RP4-771M4.3
ENSG00000225492.6	GBP1P1
ENSG00000233228.1	LPCAT2BP
ENSG00000241720.2	RP4-735C1.4
ENSG00000184371.13	CSF1
ENSG00000224950.2	RP5-1086K13.1
ENSG00000235595.1	GAPDHP23
ENSG00000275291.1	U1
ENSG00000278431.1	CH17-270A2.1
ENSG00000201699.1	RNU1-59P
ENSG00000220323.3	HIST2H2BD
ENSG00000261716.1	RP11-196G18.22
ENSG00000272993.1	RP11-196G18.24
ENSG00000143382.14	ADAMTSL4
ENSG00000163141.18	BNIPL
ENSG00000207606.1	MIR554
ENSG00000143578.15	CREB3L4
ENSG00000231416.1	RP11-422P24.9
ENSG00000270361.1	RP11-307C12.13
ENSG00000254726.2	MEX3A
ENSG00000163472.18	TMEM79
ENSG00000189030.9	VHLL
ENSG00000213088.9	ACKR1
ENSG00000225217.1	HSPA7
ENSG00000266144.1	MIR4654
ENSG00000143199.17	ADCY10
ENSG00000231966.1	RP11-12M5.4
ENSG00000162783.10	IER5
ENSG00000073756.11	PTGS2
ENSG00000265986.1	MIR4735
ENSG00000207975.1	MIR181B1
ENSG00000231871.5	IPO9-AS1
ENSG00000240710.1	RP11-430C7.4
ENSG00000123689.5	G0S2
ENSG00000236905.2	RP11-348H3.2
ENSG00000277007.1	RP11-392O17.2
ENSG00000237101.1	RP11-365O16.6
ENSG00000234112.2	RP11-145A3.4
ENSG00000119283.15	TRIM67
ENSG00000228643.1	AC079779.4
ENSG00000235078.1	AC142528.1
ENSG00000271855.1	RP11-214N9.1
ENSG00000264370.1	MIR3125
ENSG00000173567.14	ADGRF3
ENSG00000234072.1	AC074117.10
ENSG00000157992.12	KRTCAP3
ENSG00000162878.12	PKDCC
ENSG00000234690.6	AC073283.4
ENSG00000184261.4	KCNK12
ENSG00000273302.1	RP11-493E12.2
ENSG00000273763.1	RP11-420C9.1
ENSG00000207207.1	Y_RNA
ENSG00000229743.2	LINC01159
ENSG00000272861.1	RP11-332H14.1
ENSG00000224959.1	AC017002.2
ENSG00000236397.3	DDX11L2
ENSG00000227359.1	AC017074.2
ENSG00000229326.3	AC069154.4
ENSG00000224789.1	AC012363.4
ENSG00000222467.1	Y_RNA
ENSG00000240253.5	FAR2P3
ENSG00000228043.5	AC097721.2
ENSG00000231158.1	PTP4A1P1
ENSG00000187944.2	C2orf66
ENSG00000280176.1	RP11-84A12.1
ENSG00000231699.1	AC020550.7
ENSG00000201649.1	RNY4P34
ENSG00000252759.1	Y_RNA
ENSG00000231903.1	AC079354.5
ENSG00000277590.1	MIR7845
ENSG00000231294.1	AC006994.2
ENSG00000115556.13	PLCD4
ENSG00000283639.1	MIR9500
ENSG00000207647.1	MIR153-1
ENSG00000269068.1	RP11-256I23.2
ENSG00000135899.16	SP110
ENSG00000266109.1	MIR4440
ENSG00000218416.4	PP14571
ENSG00000178623.11	GPR35
ENSG00000273113.1	RP11-367H1.1
ENSG00000269894.1	RP11-1020A11.1
ENSG00000228242.6	AC093495.4
ENSG00000229468.1	RPL39P18
ENSG00000231449.1	AC097359.2
ENSG00000271653.1	RP11-259K5.1
ENSG00000181585.3	TMIE
ENSG00000270538.1	RP11-3B7.7
ENSG00000226913.1	BSN-AS2
ENSG00000164078.12	MST1R
ENSG00000243224.1	RP5-1157M23.2
ENSG00000221518.1	RNU6ATAC16P
ENSG00000202428.1	RNU6-108P
ENSG00000213509.4	PPIAP16
ENSG00000212211.2	U3
ENSG00000241163.7	LINC00877
ENSG00000276471.1	RP11-398A8.5
ENSG00000249274.1	PDLIM1P4
ENSG00000272597.1	RP11-446H18.6
ENSG00000242525.1	OR7E100P
ENSG00000113924.11	HGD
ENSG00000282860.1	RP11-153F10.2
ENSG00000201210.1	RNA5SP139
ENSG00000261159.1	RP11-723O4.9
ENSG00000231305.3	RP11-723O4.2
ENSG00000272656.1	RP11-219D15.3
ENSG00000244692.3	RN7SL724P
ENSG00000243759.1	ST13P15
ENSG00000279320.1	RP11-329N15.3
ENSG00000270141.3	TERC
ENSG00000184378.2	ACTRT3
ENSG00000238020.1	HTR3E-AS1
ENSG00000273181.1	RP11-778D9.13
ENSG00000272721.5	RP11-778D9.12
ENSG00000223401.2	RP11-211G3.2
ENSG00000207009.1	Y_RNA
ENSG00000270195.1	RP11-572O17.1
ENSG00000199335.1	RNU6-204P
ENSG00000109758.8	HGFAC
ENSG00000187904.3	AC097382.5
ENSG00000224097.5	RP11-472B18.1
ENSG00000263642.1	MIR4802
ENSG00000213608.5	SLC25A14P1
ENSG00000183199.6	HSP90AB3P
ENSG00000246560.2	RP11-10L12.4
ENSG00000145386.9	CCNA2
ENSG00000282855.1	RP11-50D9.4
ENSG00000251603.1	RP11-164P12.4
ENSG00000231841.1	RP11-206F17.2
ENSG00000260774.1	CTD-2083E4.4
ENSG00000248729.1	MTCO1P30
ENSG00000261360.1	CTD-2165H16.4
ENSG00000213430.6	HSPD1P1
ENSG00000250764.1	CTD-2152M20.2
ENSG00000271788.1	CTD-2201E18.5
ENSG00000177738.3	CTD-2201E18.3
ENSG00000164294.13	GPX8
ENSG00000207293.1	Y_RNA
ENSG00000248909.1	HMGB1P21
ENSG00000254170.1	CTD-2073O6.1
ENSG00000251374.1	RPS23P5
ENSG00000248734.2	CTD-2260A17.1
ENSG00000202533.1	Y_RNA
ENSG00000164406.7	LEAP2
ENSG00000279691.1	RP11-485M7.2
ENSG00000248559.1	RP11-215P8.3
ENSG00000222924.1	RNU6-1148P
ENSG00000206989.1	SNORD63
ENSG00000222790.1	RNU4-14P
ENSG00000256453.1	DND1
ENSG00000199990.1	VTRNA1-1
ENSG00000202515.1	VTRNA1-3
ENSG00000204965.8	PCDHA5
ENSG00000251664.3	PCDHA12
ENSG00000239389.7	PCDHA13
ENSG00000250343.1	CTC-255N20.1
ENSG00000279109.1	AC008641.1
ENSG00000160867.14	FGFR4
ENSG00000146094.13	DOK3
ENSG00000217159.2	LARP1P1
ENSG00000282988.1	RP1-34B20.21
ENSG00000124549.14	BTN2A3P
ENSG00000275126.1	HIST1H4L
ENSG00000235821.1	IFITM4P
ENSG00000270896.1	XXbac-BPG170G13.31
ENSG00000237669.1	HCG4P3
ENSG00000233892.1	PAIP1P1
ENSG00000243753.5	HLA-L
ENSG00000241370.5	RPP21
ENSG00000272540.1	XXbac-BPG252P9.9
ENSG00000204516.9	MICB
ENSG00000204390.9	HSPA1L
ENSG00000204338.8	CYP21A1P
ENSG00000250535.1	STK19B
ENSG00000199036.1	MIR219A1
ENSG00000272217.1	XXbac-BPG157A10.21
ENSG00000274259.2	XXbac-BPG294E21.9
ENSG00000206875.1	RNU6-761P
ENSG00000217527.1	RPS16P5
ENSG00000112208.11	BAG2
ENSG00000164430.15	MB21D1
ENSG00000112773.15	FAM46A
ENSG00000228679.1	RP4-676J13.2
ENSG00000264017.2	RN7SL336P
ENSG00000218536.1	AP002530.2
ENSG00000271734.1	RP1-111B22.3
ENSG00000219747.1	RP1-292B18.1
ENSG00000223414.2	LINC00473
ENSG00000282572.2	RP11-482G13.1
ENSG00000230825.1	AC005532.5
ENSG00000234999.1	SNRPCP19
ENSG00000272638.1	GS1-114I9.1
ENSG00000272556.2	GTF2IP13
ENSG00000206603.1	SNORA22
ENSG00000232944.1	RP13-492C18.1
ENSG00000237268.2	RP13-492C18.2
ENSG00000244657.1	GS1-124K5.8
ENSG00000230583.6	GTF2IRD1P1
ENSG00000229018.5	PMS2P7
ENSG00000277125.1	CH17-264B6.3
ENSG00000009950.15	MLXIPL
ENSG00000235090.1	RPL7L1P3
ENSG00000200397.1	Y_RNA
ENSG00000228113.7	AC003991.3
ENSG00000241357.1	RP11-758P17.2
ENSG00000185955.4	C7orf61
ENSG00000184414.2	RP11-44M6.3
ENSG00000106397.11	PLOD3
ENSG00000106404.13	CLDN15
ENSG00000160999.10	SH2B2
ENSG00000222386.1	RN7SKP86
ENSG00000237606.2	RP11-203P23.2
ENSG00000250474.2	WBP1LP2
ENSG00000229677.1	RP11-383F6.1
ENSG00000273391.1	RP11-634H22.1
ENSG00000257335.8	MGAM
ENSG00000224970.2	RP11-114L10.2
ENSG00000273011.1	RP11-728K20.3
ENSG00000261305.1	RP4-584D14.7
ENSG00000244151.1	RP11-148K1.12
ENSG00000254207.1	RP11-43A14.1
ENSG00000253805.1	RP11-1049H7.2
ENSG00000270074.1	RP11-351I21.11
ENSG00000208037.1	MIR320A
ENSG00000254362.1	RP11-14I17.3
ENSG00000200719.1	RNA5SP260
ENSG00000248159.1	HSPA8P11
ENSG00000260949.1	KB-1836B5.1
ENSG00000272092.1	RP11-350N15.5
ENSG00000254981.1	RP11-350N15.3
ENSG00000239218.2	RPS20P22
ENSG00000254325.2	RP11-318K15.2
ENSG00000272264.1	RP11-92K15.3
ENSG00000243979.2	RP11-347C18.1
ENSG00000260368.1	RP11-521I2.3
ENSG00000221771.1	MIR1205
ENSG00000207110.1	RNU1-106P
ENSG00000221176.1	MIR1207
ENSG00000253605.1	HNRNPA1P38
ENSG00000177335.10	C8orf31
ENSG00000272172.1	RP13-582O9.7
ENSG00000254859.1	RP11-661A12.5
ENSG00000204839.8	MROH6
ENSG00000254533.1	AF186192.1
ENSG00000235330.2	RPL12P25
ENSG00000227730.2	MTND6P5
ENSG00000229611.1	RP11-390F4.10
ENSG00000215221.2	UBA52P6
ENSG00000215939.3	MIR873
ENSG00000225693.1	LAGE3P1
ENSG00000207032.1	Y_RNA
ENSG00000232983.2	RP11-296L22.7
ENSG00000281491.1	DNAJB5-AS1
ENSG00000237557.1	YWHABP1
ENSG00000212951.5	RP11-211N8.3
ENSG00000274911.1	RP11-12A20.7
ENSG00000226877.7	RP11-575L7.2
ENSG00000187753.12	C9orf153
ENSG00000223012.1	RN7SKP264
ENSG00000265112.1	MIR3153
ENSG00000237422.1	RP11-305L7.3
ENSG00000223238.1	RNA5SP294
ENSG00000206907.1	RNU6-1013P
ENSG00000235119.1	RP11-9M16.2
ENSG00000239705.1	RP11-65N13.8
ENSG00000167103.11	PIP5KL1
ENSG00000170835.13	CEL
ENSG00000201451.1	Y_RNA
ENSG00000263897.1	MIR4669
ENSG00000225361.3	PPP1R26-AS1
ENSG00000275329.1	RP11-83N9.6
ENSG00000187796.13	CARD9
ENSG00000273066.5	RP11-216L13.19
ENSG00000177943.13	MAMDC4
ENSG00000213590.2	RP11-229P13.2
ENSG00000176919.11	C8G
ENSG00000229926.1	RP11-424E7.3
ENSG00000159247.13	TUBBP5
ENSG00000233013.8	FAM157B
ENSG00000272055.1	RNU6-6P
ENSG00000176236.6	C10orf111
ENSG00000228181.1	RP11-455B2.9
ENSG00000230534.6	RP11-297A16.2
ENSG00000279822.1	RP11-541M12.6
ENSG00000280166.1	RP11-354E23.3
ENSG00000279502.1	RP11-354E23.4
ENSG00000213700.3	RPL17P50
ENSG00000270808.1	RP11-574K11.27
ENSG00000269891.2	ARHGAP19-SLIT1
ENSG00000226009.1	KCNIP2-AS1
ENSG00000213061.2	PFN1P11
ENSG00000235266.1	RP11-753C18.8
ENSG00000272912.1	RP11-724N1.1
ENSG00000226864.2	ATE1-AS1
ENSG00000273767.1	ZNRD1-AS1_2
ENSG00000276742.1	RP11-500G22.4
ENSG00000273891.1	RP11-500G22.5
ENSG00000264572.1	MIR4296
ENSG00000224758.1	LINC01167
ENSG00000250644.3	RP11-295K3.1
ENSG00000229512.1	AC068580.5
ENSG00000230483.1	AC124057.5
ENSG00000236710.1	AC108448.2
ENSG00000201279.1	Y_RNA
ENSG00000200201.1	Y_RNA
ENSG00000129749.3	CHRNA10
ENSG00000224295.2	OLFM5P
ENSG00000110169.10	HPX
ENSG00000254400.1	RP11-732A19.8
ENSG00000272034.1	SNORD14A
ENSG00000247595.4	SPTY2D1-AS1
ENSG00000279837.1	RP11-504G3.2
ENSG00000254708.1	RP1-145M24.1
ENSG00000251194.2	RP1-68D18.2
ENSG00000234776.4	C11orf94
ENSG00000283338.1	RP11-125F14.2
ENSG00000166928.10	MS4A14
ENSG00000276102.1	MIR6747
ENSG00000256341.1	RP11-21A7A.3
ENSG00000254501.1	AP003068.9
ENSG00000255173.1	AP003068.12
ENSG00000255200.1	AP003068.18
ENSG00000279243.1	CMB9-22P13.2
ENSG00000270117.1	AP000769.7
ENSG00000173338.12	KCNK7
ENSG00000265874.1	MIR4489
ENSG00000255318.1	RP11-655M14.13
ENSG00000275022.1	MIR6753
ENSG00000255031.5	RP11-802E16.3
ENSG00000254550.1	OMP
ENSG00000137474.19	MYO7A
ENSG00000151364.16	KCTD14
ENSG00000255541.1	RP11-727A23.8
ENSG00000280367.1	RP11-121L10.2
ENSG00000166002.6	SMCO4
ENSG00000179331.2	RAB39A
ENSG00000207994.1	MIR100
ENSG00000255045.1	RP11-677M14.2
ENSG00000256030.1	CBX3P4
ENSG00000256197.1	TSPAN9-IT1
ENSG00000130037.4	KCNA5
ENSG00000111644.7	ACRBP
ENSG00000205885.7	C1RL-AS1
ENSG00000207983.1	MIR613
ENSG00000256663.1	RP11-424C20.2
ENSG00000276261.1	RP11-1060J15.9
ENSG00000258068.1	RP11-328C8.5
ENSG00000278351.1	RP11-139E19.3
ENSG00000221491.2	SNORA2C
ENSG00000274156.1	RP11-407N8.6
ENSG00000199740.1	Y_RNA
ENSG00000271596.1	RP11-407N8.4
ENSG00000253053.1	RN7SKP289
ENSG00000201579.1	RNU6-343P
ENSG00000241217.3	RN7SL809P
ENSG00000208028.1	MIR616
ENSG00000135407.10	AVIL
ENSG00000199179.3	MIRLET7I
ENSG00000241765.2	RPS26P45
ENSG00000166268.10	MYRFL
ENSG00000199172.3	MIR331
ENSG00000139351.14	SYCP3
ENSG00000257681.1	RP11-341G23.4
ENSG00000241413.3	RN7SL441P
ENSG00000274697.1	MIR6761
ENSG00000222601.1	Y_RNA
ENSG00000256152.2	RP11-463O12.3
ENSG00000265345.1	MIR5188
ENSG00000256955.2	RP11-417L19.2
ENSG00000255992.1	RP11-417L19.4
ENSG00000252128.1	SNORD27
ENSG00000213411.2	RBM22P2
ENSG00000232489.1	MFAP1P1
ENSG00000199276.1	RNA5SP26
ENSG00000199477.1	SNORA31
ENSG00000224892.6	RPS4XP16
ENSG00000269376.1	RP11-120K24.5
ENSG00000153531.13	ADPRHL1
ENSG00000283199.1	ABC13-47488600E17.1
ENSG00000242061.1	CTD-2555K7.1
ENSG00000258458.5	CTD-2555K7.2
ENSG00000258823.1	CTD-2555K7.3
ENSG00000257307.1	RP11-317N8.4
ENSG00000125378.15	BMP4
ENSG00000265432.1	MIR4308
ENSG00000258784.1	RP11-813I20.2
ENSG00000100625.8	SIX4
ENSG00000239820.3	RN7SL213P
ENSG00000206768.1	Y_RNA
ENSG00000259687.1	LINC01220
ENSG00000212371.1	SNORA46
ENSG00000242571.1	RPL21P11
ENSG00000279963.1	AL049872.1
ENSG00000100599.15	RIN3
ENSG00000187581.2	COX8C
ENSG00000276182.1	RP11-872J21.5
ENSG00000208027.4	MIR485
ENSG00000240457.3	RN7SL472P
ENSG00000279140.1	RP11-477I4.4
ENSG00000258701.1	LINC00638
ENSG00000226174.6	TEX22
ENSG00000259245.1	RP11-684B21.1
ENSG00000276107.1	CTD-2033D15.2
ENSG00000128965.11	CHAC1
ENSG00000243789.10	JMJD7
ENSG00000243708.10	PLA2G4B
ENSG00000242028.6	HYPK
ENSG00000259563.1	CTD-2329K10.1
ENSG00000260035.1	CTD-2651B20.6
ENSG00000275672.1	GATM-AS1
ENSG00000275709.1	RP11-96O20.5
ENSG00000276533.1	RP11-139H15.5
ENSG00000260392.5	RP11-1129I3.1
ENSG00000274383.1	CTD-2017F17.2
ENSG00000278737.1	RP11-325L12.7
ENSG00000261318.1	RP11-653J6.1
ENSG00000207965.1	MIR629
ENSG00000260729.1	RP11-106M3.2
ENSG00000260339.1	HEXA-AS1
ENSG00000169684.13	CHRNA5
ENSG00000271983.1	RP11-28H5.2
ENSG00000279834.1	RP11-775C24.4
ENSG00000275101.1	MIR6766
ENSG00000261441.1	RP11-217B1.2
ENSG00000275803.1	RN7SL736P
ENSG00000258647.5	LINC00930
ENSG00000260337.3	RP11-386M24.6
ENSG00000154237.12	LRRK1
ENSG00000259172.1	RP11-299G20.2
ENSG00000231439.4	WASIR2
ENSG00000269881.1	AC004754.3
ENSG00000276984.1	LA16c-359F1.1
ENSG00000197599.12	CCDC154
ENSG00000277602.1	AC005363.11
ENSG00000261532.1	RP11-304L19.8
ENSG00000259780.3	RP11-304L19.12
ENSG00000167968.12	DNASE1L2
ENSG00000261663.1	RP11-304L19.11
ENSG00000259895.1	RP11-715J22.2
ENSG00000261613.2	RP11-20I23.13
ENSG00000261889.1	RP11-473M20.16
ENSG00000240311.1	LA16c-306E5.1
ENSG00000261938.1	RP11-461A8.1
ENSG00000263235.1	RP11-461A8.4
ENSG00000263105.1	RP11-95P2.3
ENSG00000140623.13	SEPT12
ENSG00000238964.1	RNU7-125P
ENSG00000283512.1	CTD-2547E10.6
ENSG00000259940.2	CTD-3203P2.1
ENSG00000198156.10	NPIPB6
ENSG00000188603.17	CLN3
ENSG00000252461.1	SNORA43
ENSG00000259807.1	RP11-426C22.4
ENSG00000275857.1	AC009133.21
ENSG00000102886.14	GDPD3
ENSG00000235560.3	AC002310.12
ENSG00000261385.1	RP11-388M20.2
ENSG00000276867.1	CTD-2358C21.5
ENSG00000121281.12	ADCY7
ENSG00000198848.12	CES1
ENSG00000070915.9	SLC12A3
ENSG00000243988.1	RPS24P17
ENSG00000135736.5	CCDC102A
ENSG00000276166.1	CTD-2600O9.2
ENSG00000089505.17	CMTM1
ENSG00000135722.8	FBXL8
ENSG00000102890.14	ELMO3
ENSG00000261396.1	CTD-2012K14.2
ENSG00000260894.1	CTD-2012K14.4
ENSG00000261884.2	CTC-479C5.12
ENSG00000103044.10	HAS3
ENSG00000261602.1	CTD-2033A16.1
ENSG00000262136.1	CTD-2033A16.3
ENSG00000277003.1	RP11-419C5.3
ENSG00000140839.11	CLEC18B
ENSG00000280152.1	RP11-331F4.5
ENSG00000275109.1	MIR6504
ENSG00000279294.1	RP11-274A11.3
ENSG00000279841.1	RP11-274A11.4
ENSG00000260859.1	RP11-254F19.2
ENSG00000270020.1	RP11-463O9.9
ENSG00000172530.20	BANP
ENSG00000261226.1	RP11-830F9.7
ENSG00000205018.2	RP11-830F9.6
ENSG00000260528.3	FAM157C
ENSG00000167711.13	SERPINF2
ENSG00000272911.1	RP11-74E22.6
ENSG00000278517.1	MIR6865
ENSG00000199053.3	MIR324
ENSG00000276384.1	RP11-186B7.7
ENSG00000262251.1	RP11-199F11.2
ENSG00000283160.1	MIR4521
ENSG00000109047.7	RCVRN
ENSG00000264187.1	RP11-45M22.4
ENSG00000235397.1	EPN2-AS1
ENSG00000252971.1	RNU6-1057P
ENSG00000265556.1	RP11-434D2.2
ENSG00000237575.4	PYY2
ENSG00000270240.2	AC015849.2
ENSG00000271394.1	7SK
ENSG00000173991.5	TCAP
ENSG00000108785.7	HSD17B1P1
ENSG00000108786.10	HSD17B1
ENSG00000267042.1	CTD-3193K9.4
ENSG00000267765.1	CTD-3193K9.3
ENSG00000278447.1	MIR6781
ENSG00000184988.8	TMEM106A
ENSG00000005961.17	ITGA2B
ENSG00000277249.1	MIR6784
ENSG00000267246.1	RP11-798G7.7
ENSG00000279685.2	MAPT-IT1
ENSG00000262500.1	RP11-259G18.2
ENSG00000263766.5	RP11-580I16.2
ENSG00000266601.1	RP11-6N17.3
ENSG00000263412.1	RP5-890E16.2
ENSG00000270781.1	RP11-501C14.9
ENSG00000250948.1	RP11-1079K10.2
ENSG00000261959.1	RP11-893F2.14
ENSG00000214226.8	C17orf67
ENSG00000283209.1	RP11-347L15.1
ENSG00000274198.1	RP11-579A4.1
ENSG00000277463.1	CTD-3035K23.6
ENSG00000244044.3	RN7SL735P
ENSG00000229330.2	AC006947.1
ENSG00000207943.1	MIR634
ENSG00000265100.1	RP11-147L13.2
ENSG00000264026.1	RP11-1124B17.1
ENSG00000092929.11	UNC13D
ENSG00000228218.1	ATF4P3
ENSG00000277382.1	RP11-318A15.8
ENSG00000274051.1	uc_338
ENSG00000167280.16	ENGASE
ENSG00000266665.1	MIR4739
ENSG00000262172.1	CTD-2529O21.1
ENSG00000262580.5	RP11-334C17.5
ENSG00000280351.2	CTD-2561B21.8
ENSG00000263167.1	RP11-149I9.2
ENSG00000262413.1	RP11-498C9.3
ENSG00000177337.7	DLGAP1-AS1
ENSG00000266053.2	NDUFV2-AS1
ENSG00000265728.1	RP11-883A18.3
ENSG00000279962.1	RP11-720L3.1
ENSG00000264188.1	RP11-13N13.5
ENSG00000200750.1	Y_RNA
ENSG00000273524.1	Metazoa_SRP
ENSG00000279989.1	RP11-158H5.2
ENSG00000274184.1	RP11-158H5.8
ENSG00000280205.1	RP11-504I13.2
ENSG00000267270.5	PARD6G-AS1
ENSG00000278000.1	AC139100.4
ENSG00000266933.2	AC005775.2
ENSG00000197540.7	GZMM
ENSG00000267283.1	AC005306.3
ENSG00000275468.1	LLNLR-304A6.2
ENSG00000267138.1	AC005954.3
ENSG00000206775.1	SNORD37
ENSG00000269425.1	AC007292.7
ENSG00000269318.1	AC007292.3
ENSG00000267980.1	AC007292.6
ENSG00000268565.1	AC005339.2
ENSG00000207630.1	MIR7-3
ENSG00000267571.1	AC104532.4
ENSG00000276980.1	CTD-3128G10.7
ENSG00000076944.15	STXBP2
ENSG00000220201.7	ZGLP1
ENSG00000275640.1	MIR6793
ENSG00000237273.1	RSL24D1P8
ENSG00000267594.5	CYP4F24P
ENSG00000269578.1	CTD-3222D19.5
ENSG00000160117.14	ANKLE1
ENSG00000269053.1	CTD-2521M24.8
ENSG00000269439.5	CTD-3131K8.2
ENSG00000160161.9	CILP2
ENSG00000064547.13	LPAR2
ENSG00000282732.1	RP11-157B13.10
ENSG00000021488.12	SLC7A9
ENSG00000126266.3	FFAR1
ENSG00000267388.1	AF038458.5
ENSG00000268499.1	CTB-102L5.8
ENSG00000200209.1	Y_RNA
ENSG00000276445.1	LLNLR-268E12.1
ENSG00000105219.8	CNTD2
ENSG00000028277.21	POU2F2
ENSG00000226763.4	SRRM5
ENSG00000239948.2	RN7SL368P
ENSG00000104783.11	KCNN4
ENSG00000269151.1	AC007193.8
ENSG00000211513.5	MIR320E
ENSG00000265134.1	MIR3190
ENSG00000134815.18	DHX34
ENSG00000271150.1	CTD-2571L23.9
ENSG00000260366.1	CTD-2639E6.4
ENSG00000269194.1	AC006942.4
ENSG00000268006.1	PTOV1-AS1
ENSG00000142528.15	ZNF473
ENSG00000269392.1	CTB-191K22.6
ENSG00000279676.1	CTB-147C22.6
ENSG00000129437.9	KLK14
ENSG00000269959.1	SPACA6P-AS
ENSG00000274380.1	MIR6801
ENSG00000189190.9	ZNF600
ENSG00000167608.11	TMC4
ENSG00000267096.1	CTD-2537I9.13
ENSG00000267549.5	AC006116.17
ENSG00000121410.11	A1BG
ENSG00000125787.11	GNRH2
ENSG00000275491.1	RP5-1009E24.8
ENSG00000230176.2	LINC01433
ENSG00000179935.9	LINC00652
ENSG00000226875.1	ZNF877P
ENSG00000225056.1	RP11-218C14.5
ENSG00000100987.14	VSX1
ENSG00000276952.1	RP5-965G21.6
ENSG00000101082.13	SLA2
ENSG00000224635.1	RP4-564F22.5
ENSG00000269549.2	RP3-461P17.10
ENSG00000226332.2	RP11-157P1.4
ENSG00000101194.17	SLC17A9
ENSG00000229299.2	RP4-583P15.10
ENSG00000277437.1	MIR3687-1
ENSG00000213885.3	RPL13AP7
ENSG00000238390.1	SNORA81
ENSG00000261610.1	AP000265.1
ENSG00000231355.1	AP000302.58
ENSG00000232837.1	AF064858.7
ENSG00000235808.1	MYL6P2
ENSG00000235012.1	AF121897.4
ENSG00000263681.1	MIR3197
ENSG00000224388.1	BACE2-IT1
ENSG00000184441.4	AP001062.7
ENSG00000225335.3	XXbac-B476C20.9
ENSG00000241527.1	CA15P1
ENSG00000185838.13	GNB1L
ENSG00000207751.2	MIR130B
ENSG00000236611.1	AP000343.2
ENSG00000099958.14	DERL3
ENSG00000278420.1	MIR6819
ENSG00000223695.1	RP4-633O19__A.1
ENSG00000133466.13	C1QTNF6
ENSG00000100092.20	SH3BP1
ENSG00000128298.16	BAIAP2L2
ENSG00000230149.2	RP3-508I15.19
ENSG00000272669.1	RP3-508I15.21
ENSG00000274552.1	MIR6889
ENSG00000273424.1	CTA-223H9.9
ENSG00000172250.14	SERHL
ENSG00000249222.1	ATP5L2
ENSG00000274717.1	RP1-47A17.1
ENSG00000273289.1	RP6-109B7.5
ENSG00000188511.12	C22orf34
ENSG00000278869.1	CITF22-49E9.3
ENSG00000273137.1	RP3-402G11.28
ENSG00000205560.12	CPT1B
ENSG00000197582.5	GPX1P1
ENSG00000267064.1	UXT-AS1
ENSG00000215274.5	GAGE10
ENSG00000271886.1	MIR98
ENSG00000131080.14	EDA2R
ENSG00000212434.2	U3
ENSG00000147166.10	ITGB1BP2
ENSG00000147174.11	ACRC
ENSG00000199168.3	MIR374A
ENSG00000230162.1	CT45A11P
ENSG00000278212.1	MAFIP
ENSG00000210184.1	MT-TS2
