## Supplementary material for "Genetic and environmental regulation of caudate nucleus transcriptome: insight into schizophrenia risk and the dopamine system": Data S6: module16_genes.csv

gene_id	gene_name
ENSG00000157330.9	C1orf158
ENSG00000142621.19	FHAD1
ENSG00000206652.1	RNU1-1
ENSG00000162542.13	TMCO4
ENSG00000162543.5	UBXN10
ENSG00000158816.15	VWA5B1
ENSG00000204219.9	TCEA3
ENSG00000117643.14	MAN1C1
ENSG00000162520.14	SYNC
ENSG00000092850.11	TEKT2
ENSG00000171812.11	COL8A2
ENSG00000163879.10	DNALI1
ENSG00000214114.8	MYCBP
ENSG00000198974.3	MIR30E
ENSG00000066185.12	ZMYND12
ENSG00000186973.10	FAM183A
ENSG00000280670.2	CCDC163P
ENSG00000162598.13	C1orf87
ENSG00000231252.2	RP11-436K8.1
ENSG00000237928.5	NFIA-AS2
ENSG00000152760.9	TCTEX1D1
ENSG00000203963.11	C1orf141
ENSG00000275678.1	RP4-547N15.3
ENSG00000116745.6	RPE65
ENSG00000229956.10	ZRANB2-AS2
ENSG00000171517.5	LPAR3
ENSG00000162643.12	WDR63
ENSG00000266110.1	MIR4423
ENSG00000226026.5	RP11-57H12.3
ENSG00000162692.10	VCAM1
ENSG00000143107.8	FNDC7
ENSG00000179902.12	C1orf194
ENSG00000173947.13	PIFO
ENSG00000233730.1	RP4-666F24.3
ENSG00000155761.13	SPAG17
ENSG00000273136.6	NBPF26
ENSG00000272824.1	RP6-74O6.6
ENSG00000231551.7	RP11-495P10.1
ENSG00000201183.1	RNVU1-3
ENSG00000225871.2	RP11-495P10.10
ENSG00000163263.6	C1orf189
ENSG00000160838.13	LRRC71
ENSG00000213085.9	CFAP45
ENSG00000188931.3	CFAP126
ENSG00000185860.13	CCDC190
ENSG00000198734.10	F5
ENSG00000116711.9	PLA2G4A
ENSG00000090104.11	RGS1
ENSG00000143479.15	DYRK3
ENSG00000226565.2	RP11-164O23.5
ENSG00000162814.10	SPATA17
ENSG00000228063.1	LYPLAL1-AS1
ENSG00000234478.1	RP11-275I14.4
ENSG00000231768.1	LINC01354
ENSG00000236106.1	AC010729.2
ENSG00000205795.4	CYS1
ENSG00000228496.1	AC106875.1
ENSG00000157856.10	DRC1
ENSG00000173557.14	C2orf70
ENSG00000189350.12	FAM179A
ENSG00000243244.5	STON1
ENSG00000177994.15	C2orf73
ENSG00000163060.7	TEKT4
ENSG00000168658.18	VWA3B
ENSG00000222000.7	AC092675.3
ENSG00000144191.11	CNGA3
ENSG00000227157.1	AC068535.2
ENSG00000119147.9	C2orf40
ENSG00000225398.3	PGM5P4
ENSG00000163075.12	CFAP221
ENSG00000152076.18	CCDC74B
ENSG00000178162.8	FAR2P2
ENSG00000176601.12	MAP3K19
ENSG00000226340.1	AC105402.3
ENSG00000162989.4	KCNJ3
ENSG00000115339.13	GALNT3
ENSG00000235192.1	AC009495.2
ENSG00000144354.13	CDCA7
ENSG00000163492.14	CCDC141
ENSG00000238542.1	RNU7-104P
ENSG00000188452.13	CERKL
ENSG00000187699.10	C2orf88
ENSG00000138379.4	MSTN
ENSG00000231557.1	AC018717.1
ENSG00000115361.7	ACADL
ENSG00000158428.3	CATIP
ENSG00000181378.13	CFAP65
ENSG00000163521.15	GLB1L
ENSG00000243910.7	TUBA4B
ENSG00000115474.6	KCNJ13
ENSG00000228162.1	AC097713.3
ENSG00000226321.5	CROCC2
ENSG00000091181.19	IL5RA
ENSG00000233912.1	AC026202.3
ENSG00000163576.17	EFHB
ENSG00000008226.19	DLEC1
ENSG00000012223.12	LTF
ENSG00000163827.12	LRRC2
ENSG00000160808.9	MYL3
ENSG00000004838.13	ZMYND10
ENSG00000174844.14	DNAH12
ENSG00000239831.1	RNF7P1
ENSG00000144810.15	COL8A1
ENSG00000206530.9	CFAP44
ENSG00000072858.10	SIDT1
ENSG00000242829.1	RPS26P21
ENSG00000183833.16	MAATS1
ENSG00000280042.1	RP11-71H17.8
ENSG00000163885.11	CFAP100
ENSG00000277250.1	Metazoa_SRP
ENSG00000158163.14	DZIP1L
ENSG00000181322.13	NME9
ENSG00000047457.13	CP
ENSG00000243629.1	LINC00880
ENSG00000114204.14	SERPINI2
ENSG00000174776.10	WDR49
ENSG00000171757.15	LRRC34
ENSG00000223941.5	LINC01014
ENSG00000176597.11	B3GNT5
ENSG00000175077.5	RTP1
ENSG00000127241.16	MASP1
ENSG00000283175.1	RP11-208N14.5
ENSG00000090530.9	P3H2
ENSG00000205835.8	GMNC
ENSG00000206113.9	CFAP99
ENSG00000248399.1	RP11-503N18.4
ENSG00000163132.6	MSX1
ENSG00000173040.12	EVC2
ENSG00000242034.1	RP11-1396O13.1
ENSG00000038210.12	PI4K2B
ENSG00000250597.5	RP11-725M22.1
ENSG00000197057.8	DTHD1
ENSG00000163071.10	SPATA18
ENSG00000245067.6	IGFBP7-AS1
ENSG00000163735.6	CXCL5
ENSG00000174808.11	BTC
ENSG00000251442.5	LINC01094
ENSG00000242175.3	RN7SL127P
ENSG00000249307.5	LINC01088
ENSG00000163297.16	ANTXR2
ENSG00000197826.11	C4orf22
ENSG00000163322.13	FAM175A
ENSG00000138722.9	MMRN1
ENSG00000138823.13	MTTP
ENSG00000164023.14	SGMS2
ENSG00000180801.13	ARSJ
ENSG00000280551.1	RP11-358D17.2
ENSG00000173376.13	NDNF
ENSG00000250969.1	RP11-364L4.3
ENSG00000137473.17	TTC29
ENSG00000251611.1	RP11-610P16.1
ENSG00000264678.1	MIR3140
ENSG00000169989.2	TIGD4
ENSG00000145423.4	SFRP2
ENSG00000121207.11	LRAT
ENSG00000272870.1	RP11-798M19.6
ENSG00000150628.6	SPATA4
ENSG00000283383.1	RP11-499F19.3
ENSG00000109771.15	LRP2BP
ENSG00000215217.6	C5orf49
ENSG00000145491.11	ROPN1L
ENSG00000277073.1	MIR6131
ENSG00000246016.2	LINC01513
ENSG00000039139.9	DNAH5
ENSG00000264792.1	MIR4637
ENSG00000205838.12	TTC23L
ENSG00000241829.1	RPL21P54
ENSG00000152582.13	SPEF2
ENSG00000152611.11	CAPSL
ENSG00000249492.1	RP11-159F24.3
ENSG00000248371.5	CTC-347C20.2
ENSG00000251613.3	CTC-347C20.1
ENSG00000249085.1	CTD-2631K10.1
ENSG00000145703.15	IQGAP2
ENSG00000181104.6	F2R
ENSG00000164251.4	F2RL1
ENSG00000281327.1	LINC01338
ENSG00000153347.9	FAM81B
ENSG00000221436.1	MIR548F3
ENSG00000113083.12	LOX
ENSG00000247311.2	CTC-441N14.2
ENSG00000164185.5	ZNF474
ENSG00000249621.1	CTD-2544H17.1
ENSG00000164241.13	C5orf63
ENSG00000113396.12	SLC27A6
ENSG00000197208.5	SLC22A4
ENSG00000243056.1	EIF4EBP3
ENSG00000204764.12	RANBP17
ENSG00000137434.11	C6orf52
ENSG00000111837.11	MAK
ENSG00000137198.9	GMPR
ENSG00000146038.11	DCDC2
ENSG00000224164.1	RP3-369A17.4
ENSG00000197935.6	ZNF311
ENSG00000232505.2	XXbac-BPG308J9.3
ENSG00000244731.7	C4A
ENSG00000224389.8	C4B
ENSG00000172426.15	RSPH9
ENSG00000146233.7	CYP39A1
ENSG00000230062.5	ANKRD66
ENSG00000230204.1	FTH1P5
ENSG00000124749.16	COL21A1
ENSG00000219669.1	BECN1P2
ENSG00000218350.1	LYPLA1P3
ENSG00000207180.1	RNU6-411P
ENSG00000276127.1	RP11-154D6.2
ENSG00000231652.2	RP11-553A21.3
ENSG00000272398.5	CD24
ENSG00000255389.1	C6orf3
ENSG00000111834.12	RSPH4A
ENSG00000186439.12	TRDN
ENSG00000112319.17	EYA4
ENSG00000016402.13	IL20RA
ENSG00000051620.10	HEBP2
ENSG00000203734.11	ECT2L
ENSG00000118492.16	ADGB
ENSG00000228408.6	RP1-111D6.3
ENSG00000120262.9	CCDC170
ENSG00000164674.15	SYTL3
ENSG00000164694.16	FNDC1
ENSG00000112539.14	C6orf118
ENSG00000235272.1	FAM103A2P
ENSG00000278446.1	RP4-668E10.3
ENSG00000226690.7	AC005281.1
ENSG00000105877.17	DNAH11
ENSG00000070882.12	OSBPL3
ENSG00000106483.11	SFRP4
ENSG00000164708.5	PGAM2
ENSG00000164746.13	C7orf57
ENSG00000152926.14	ZNF117
ENSG00000165171.10	WBSCR27
ENSG00000232415.1	CTB-51J22.1
ENSG00000135218.17	CD36
ENSG00000153993.13	SEMA3D
ENSG00000185055.10	EFCAB10
ENSG00000225647.1	AC005487.2
ENSG00000164675.10	IQUB
ENSG00000105948.13	TTC26
ENSG00000105982.16	RNF32
ENSG00000253444.1	AC133633.2
ENSG00000184608.8	FAM167A-AS1
ENSG00000034239.10	EFCAB1
ENSG00000237807.3	RP11-400K9.4
ENSG00000178125.14	PPP1R42
ENSG00000253223.1	RP11-409C19.2
ENSG00000248801.6	C8orf34-AS1
ENSG00000165084.15	C8orf34
ENSG00000137573.13	SULF1
ENSG00000164764.10	SBSPON
ENSG00000121005.8	CRISPLD1
ENSG00000237264.4	FTH1P11
ENSG00000164879.6	CA3
ENSG00000104312.7	RIPK2
ENSG00000164953.15	TMEM67
ENSG00000104375.15	STK3
ENSG00000132554.19	RGS22
ENSG00000104450.12	SPAG1
ENSG00000202310.1	Y_RNA
ENSG00000154188.9	ANGPT1
ENSG00000164841.4	TMEM74
ENSG00000164761.8	TNFRSF11B
ENSG00000272384.1	RP11-44N11.2
ENSG00000272043.1	RP11-44N11.3
ENSG00000253839.1	RP11-431D12.1
ENSG00000181085.14	MAPK15
ENSG00000107249.21	GLIS3
ENSG00000236924.1	RP11-390F4.6
ENSG00000164946.19	FREM1
ENSG00000215187.9	FAM166B
ENSG00000137098.13	SPAG8
ENSG00000274355.1	FAM74A3
ENSG00000204711.8	C9orf135
ENSG00000165091.15	TMC1
ENSG00000135046.13	ANXA1
ENSG00000099139.13	PCSK5
ENSG00000201711.1	RNU6-1303P
ENSG00000229109.1	RP11-439K3.1
ENSG00000186354.10	C9orf47
ENSG00000169071.14	ROR2
ENSG00000106823.12	ECM2
ENSG00000119508.17	NR4A3
ENSG00000198785.4	GRIN3A
ENSG00000070159.13	PTPN3
ENSG00000030304.13	MUSK
ENSG00000228512.2	RP11-281A20.2
ENSG00000185681.12	MORN5
ENSG00000136918.7	WDR38
ENSG00000160401.14	CFAP157
ENSG00000188523.8	CFAP77
ENSG00000165695.9	AK8
ENSG00000054179.11	ENTPD2
ENSG00000148429.14	USP6NL
ENSG00000077327.15	SPAG6
ENSG00000165309.13	ARMC3
ENSG00000280809.2	LINC00836
ENSG00000150051.13	MKX
ENSG00000169126.15	ARMC4
ENSG00000224265.1	RP11-168L22.2
ENSG00000243660.9	ZNF487
ENSG00000150175.13	FRMPD2B
ENSG00000170324.20	FRMPD2
ENSG00000183346.6	C10orf107
ENSG00000214688.4	C10orf105
ENSG00000156042.17	CFAP70
ENSG00000133665.12	DYDC2
ENSG00000152779.13	SLC16A12
ENSG00000197748.12	CFAP43
ENSG00000120051.14	CFAP58
ENSG00000188316.13	ENO4
ENSG00000203780.10	FANK1
ENSG00000171811.12	CFAP46
ENSG00000251661.3	RP11-326C3.11
ENSG00000132259.12	CNGA4
ENSG00000266645.1	MIR4299
ENSG00000254670.1	CTC-497E21.3
ENSG00000170959.14	DCDC1
ENSG00000255370.1	CYCSP25
ENSG00000228061.5	Z83001.1
ENSG00000135373.12	EHF
ENSG00000026508.16	CD44
ENSG00000165923.15	AGBL2
ENSG00000134817.10	APLNR
ENSG00000254732.1	RP11-691N7.6
ENSG00000242689.2	CNTF
ENSG00000280010.1	AP001350.4
ENSG00000162148.10	PPP1R32
ENSG00000168004.9	HRASLS5
ENSG00000110195.11	FOLR1
ENSG00000187726.8	DNAJB13
ENSG00000245832.6	MIR4300HG
ENSG00000179071.4	CCDC89
ENSG00000149201.9	CCDC81
ENSG00000137691.12	C11orf70
ENSG00000255337.1	RP11-315O6.1
ENSG00000110660.14	SLC35F2
ENSG00000166323.12	C11orf65
ENSG00000207562.3	MIR34C
ENSG00000183644.13	C11orf88
ENSG00000150773.10	PIH1D2
ENSG00000238724.1	snoU13
ENSG00000248712.7	CCDC153
ENSG00000064199.6	SPA17
ENSG00000019102.11	VSIG2
ENSG00000245498.6	RP11-677M14.7
ENSG00000130035.6	GALNT8
ENSG00000126838.9	PZP
ENSG00000110848.8	CD69
ENSG00000256751.5	PLBD1-AS1
ENSG00000276842.1	RP11-713N11.6
ENSG00000118307.18	CASC1
ENSG00000152936.10	LMNTD1
ENSG00000174236.3	REP15
ENSG00000185610.6	DBX2
ENSG00000258116.1	RP11-493L12.6
ENSG00000139537.10	CCDC65
ENSG00000175183.9	CSRP2
ENSG00000133640.18	LRRIQ1
ENSG00000269916.1	RP11-193M21.1
ENSG00000198774.4	RASSF9
ENSG00000133636.10	NTS
ENSG00000188596.10	CFAP54
ENSG00000257703.5	RP11-328J6.1
ENSG00000110887.7	DAO
ENSG00000151164.18	RAD9B
ENSG00000186710.11	CFAP73
ENSG00000166578.9	IQCD
ENSG00000256884.1	RP11-64B16.3
ENSG00000213144.2	RP11-64B16.2
ENSG00000183273.6	CCDC60
ENSG00000139714.12	MORN3
ENSG00000158023.9	WDR66
ENSG00000197653.15	DNAH10
ENSG00000175664.9	TEX26
ENSG00000120693.13	SMAD9
ENSG00000133115.11	STOML3
ENSG00000179813.6	FAM216B
ENSG00000197168.11	NEK5
ENSG00000198384.8	TPTE2P3
ENSG00000238230.1	LINC00391
ENSG00000169508.6	GPR183
ENSG00000139800.8	ZIC5
ENSG00000283361.1	RP11-569D9.5
ENSG00000139865.16	TTC6
ENSG00000258636.1	CTD-2298J14.2
ENSG00000259126.1	RP11-99L13.2
ENSG00000131951.10	LRRC9
ENSG00000258777.1	HIF1A-AS1
ENSG00000258675.1	RP11-299L17.3
ENSG00000258752.1	RP11-356K23.1
ENSG00000258699.1	RP11-356K23.2
ENSG00000165929.12	TC2N
ENSG00000258584.1	FAM181A-AS1
ENSG00000140057.8	AK7
ENSG00000238456.1	RNU6-1014P
ENSG00000259255.1	RP11-627D16.1
ENSG00000151575.14	TEX9
ENSG00000138587.5	MNS1
ENSG00000277351.1	RP11-325L12.6
ENSG00000103599.19	IQCH
ENSG00000259426.5	RP11-253M7.1
ENSG00000140481.14	CCDC33
ENSG00000103811.15	CTSH
ENSG00000156206.13	CFAP161
ENSG00000140527.14	WDR93
ENSG00000259561.1	RP11-300G22.2
ENSG00000259736.1	CRTC3-AS1
ENSG00000140450.8	ARRDC4
ENSG00000258483.2	AC144835.1
ENSG00000257108.1	NHLRC4
ENSG00000261659.2	LA16c-313D11.12
ENSG00000166246.13	C16orf71
ENSG00000118898.15	PPL
ENSG00000262097.1	CTD-2135D7.5
ENSG00000158486.13	DNAH3
ENSG00000175267.14	VWA3A
ENSG00000183921.7	SDR42E2
ENSG00000103485.17	QPRT
ENSG00000140795.12	MYLK3
ENSG00000277639.2	RP11-467J12.4
ENSG00000280227.1	RP11-454F8.3
ENSG00000205358.3	MT1H
ENSG00000261114.1	RP11-325K4.2
ENSG00000159625.14	DRC7
ENSG00000214353.7	VAC14-AS1
ENSG00000262890.1	RP11-424M24.5
ENSG00000157423.17	HYDIN
ENSG00000168589.14	DYNLRB2
ENSG00000154099.17	DNAAF1
ENSG00000153789.12	FAM92B
ENSG00000260259.1	RP11-368I7.4
ENSG00000262495.1	RP11-46I8.1
ENSG00000167858.12	TEKT1
ENSG00000183914.14	DNAH2
ENSG00000281523.1	AC104581.1
ENSG00000166596.14	CFAP52
ENSG00000154914.16	USP43
ENSG00000187824.8	TMEM220
ENSG00000233670.6	PIRT
ENSG00000007174.17	DNAH9
ENSG00000207839.1	MIR33B
ENSG00000171962.17	DRC3
ENSG00000180638.17	SLC47A2
ENSG00000181481.13	RNF135
ENSG00000204815.9	TTC25
ENSG00000224911.1	AC015936.3
ENSG00000141294.9	LRRC46
ENSG00000166263.13	STXBP4
ENSG00000153930.11	ANKFN1
ENSG00000251865.1	RNU6-518P
ENSG00000068489.12	PRR11
ENSG00000274565.1	CTD-3035K23.7
ENSG00000224383.7	PRR29
ENSG00000272006.1	RP11-583F2.6
ENSG00000153822.13	KCNJ16
ENSG00000256124.5	LINC01152
ENSG00000171595.13	DNAI2
ENSG00000129654.7	FOXJ1
ENSG00000070731.10	ST6GALNAC2
ENSG00000177426.20	TGIF1
ENSG00000101680.13	LAMA1
ENSG00000154080.13	CHST9
ENSG00000046604.12	DSG2
ENSG00000118271.9	TTR
ENSG00000280212.1	RP11-49K24.3
ENSG00000172361.5	CFAP53
ENSG00000105519.14	CAPS
ENSG00000186529.14	CYP4F3
ENSG00000186204.14	CYP4F12
ENSG00000160111.12	CPAMD8
ENSG00000006016.10	CRLF1
ENSG00000269345.1	VN1R85P
ENSG00000276846.1	CTD-3220F14.3
ENSG00000177045.7	SIX5
ENSG00000105479.15	CCDC114
ENSG00000063127.15	SLC6A16
ENSG00000197813.5	CTC-301O7.4
ENSG00000167646.13	DNAAF3
ENSG00000226644.5	RP11-128M1.1
ENSG00000201372.1	RNU6-1251P
ENSG00000042062.11	FAM65C
ENSG00000124097.7	HMGB1P1
ENSG00000228798.1	AP000473.5
ENSG00000279690.1	AP000280.66
ENSG00000205929.10	C21orf62
ENSG00000227456.7	LINC00310
ENSG00000159212.12	CLIC6
ENSG00000157578.13	LCA5L
ENSG00000184385.2	UMODL1-AS1
ENSG00000093072.15	CECR1
ENSG00000187905.10	LRRC74B
ENSG00000169314.14	C22orf15
ENSG00000187860.10	CCDC157
ENSG00000250318.1	CTA-963H5.5
ENSG00000128346.10	C22orf23
ENSG00000128408.8	RIBC2
ENSG00000075275.16	CELSR1
ENSG00000177989.13	ODF3B
ENSG00000056998.18	GYG2
ENSG00000006756.15	ARSD
ENSG00000047648.21	ARHGAP6
ENSG00000102174.8	PHEX
ENSG00000165164.13	CFAP47
ENSG00000229384.2	HMGB1P16
ENSG00000101955.14	SRPX
ENSG00000214018.3	RRM2P3
ENSG00000158423.16	RIBC1
ENSG00000169083.15	AR
ENSG00000090889.11	KIF4A
ENSG00000130055.13	GDPD2
ENSG00000147145.12	LPAR4
ENSG00000000003.14	TSPAN6
ENSG00000198088.10	NUP62CL
ENSG00000080572.12	PIH1D3
ENSG00000197565.15	COL4A6
ENSG00000077713.18	SLC25A43
ENSG00000186471.12	AKAP14
ENSG00000125355.15	TMEM255A
ENSG00000076770.14	MBNL3
ENSG00000203952.9	CCDC160
ENSG00000185275.6	CD24P4
