## Supplementary material for "Genetic and environmental regulation of caudate nucleus transcriptome: insight into schizophrenia risk and the dopamine system": Data S6: module16_go_enrichment.tsv

# GO	NS	enrichment	name	ratio_in_study	ratio_in_pop	p_uncorrected	depth	study_count	p_fdr_bh	study_items
GO:0003341	BP	e	cilium movement	21/334	40/20656	1.2768495574458126e-27	4	21	1.5783137379587688e-23	1767, 1770, 8701, 51364, 54768, 55130, 64446, 83538, 83894, 89876, 93233, 118491, 123872, 139212, 144406, 200373, 220136, 221421, 345895, 348807, 387885
GO:0060271	BP	e	cilium assembly	24/334	191/20656	7.734350957015572e-15	7	24	4.780215608983474e-11	1767, 2302, 4117, 27285, 51473, 55779, 64446, 79989, 80217, 83659, 85478, 91147, 118491, 123872, 127733, 144535, 146845, 150483, 154865, 199221, 200373, 220136, 399949, 647309
GO:0060294	BP	e	cilium movement involved in cell motility	8/334	13/20656	5.157074025045098e-12	5	8	2.124886400786082e-08	27285, 54777, 83659, 126820, 144535, 150483, 221421, 345895
GO:0036158	BP	e	outer dynein arm assembly	8/334	19/20656	2.782608886716457e-10	8	8	8.598957112175531e-07	1767, 51364, 55130, 64446, 83538, 93233, 123872, 139212
GO:0036159	BP	e	inner dynein arm assembly	7/334	15/20656	1.5629984473602566e-09	8	7	3.864044761564026e-06	27285, 51364, 123872, 126820, 139212, 348807, 387885
GO:0070286	BP	e	axonemal dynein complex assembly	6/334	11/20656	7.375550278423464e-09	7	6	1.5194862831932075e-05	6674, 85478, 92749, 123872, 139212, 352909
GO:0007018	BP	e	microtubule-based movement	11/334	80/20656	6.499642561541172e-08	3	11	0.00011477440243315776	1767, 1770, 8701, 24137, 55567, 64446, 83657, 126820, 146754, 196385, 201625
GO:0035082	BP	e	axoneme assembly	6/334	21/20656	7.555655190927149e-07	8	6	0.0011674431726881312	2302, 54777, 79989, 221421, 345895, 399949
GO:0030317	BP	e	flagellated sperm motility	9/334	67/20656	1.27225713898284e-06	6	9	0.0016906247566318916	1767, 8701, 27285, 83853, 84229, 139212, 144406, 255101, 399949
GO:0044458	BP	e	motile cilium assembly	6/334	23/20656	1.3677087263424412e-06	8	6	0.0016906247566318916	2302, 51364, 123872, 200373, 221421, 352909
GO:0060285	BP	e	cilium-dependent cell motility	5/334	14/20656	1.9052286241384461e-06	5	5	0.0021409573657250303	55567, 55779, 85478, 92749, 146754
GO:0007288	BP	e	sperm axoneme assembly	5/334	16/20656	4.047580361374563e-06	9	5	0.003984404676815009	55779, 79925, 80217, 255101, 286207
GO:1904158	BP	e	axonemal central apparatus assembly	3/334	3/20656	4.190377865754802e-06	5	3	0.003984404676815009	54768, 200162, 374407
GO:0007368	BP	e	determination of left/right symmetry	8/334	59/20656	4.649840289254331e-06	5	8	0.004105476843962341	1767, 2302, 5125, 8701, 55130, 64446, 92749, 220136
GO:0003351	BP	e	epithelial cilium movement involved in extracellular fluid movement	5/334	17/20656	5.658237464379262e-06	5	5	0.00466276488647947	1767, 53340, 79925, 83853, 200162
GO:0060287	BP	e	epithelial cilium movement involved in determination of left/right asymmetry	4/334	11/20656	2.0256239171586633e-05	6	4	0.0156492107749989	8701, 83538, 123872, 220136
GO:0003356	BP	e	regulation of cilium beat frequency	3/334	5/20656	4.09028467493869e-05	7	3	0.02974118168642185	8701, 55130, 123872
GO:0005930	CC	e	axoneme	33/334	104/20656	7.802359603201196e-34	2	33	1.3732152901634106e-30	1767, 1770, 4117, 7802, 8701, 9576, 51473, 54777, 55130, 55329, 64446, 80217, 83450, 83538, 85478, 89876, 92749, 93233, 118491, 123872, 132851, 144406, 144535, 146754, 150082, 158067, 158798, 196385, 199221, 200373, 221421, 345895, 374407
GO:0031514	CC	e	motile cilium	32/334	103/20656	1.6867178585981203e-32	5	32	1.484311715566346e-29	301, 1767, 1770, 4117, 7802, 8701, 27285, 53340, 55329, 55779, 80217, 83450, 83659, 83853, 84229, 85016, 85478, 89876, 92749, 115811, 122481, 144406, 146754, 146845, 154865, 200162, 221421, 345895, 348807, 374407, 387885, 402160
GO:0005929	CC	e	cilium	22/334	210/20656	4.375671456669151e-12	4	22	2.5670605879125687e-09	4117, 7802, 25790, 51473, 53340, 79989, 83657, 83853, 92565, 93233, 127733, 132884, 159686, 161003, 165186, 192668, 200373, 201625, 220136, 257177, 389799, 399949
GO:0036126	CC	e	sperm flagellum	13/334	59/20656	8.488899299278355e-12	7	13	3.735115691682476e-09	7802, 55329, 64446, 79925, 83894, 118491, 144406, 146754, 150483, 158067, 219621, 255101, 374407
GO:0097729	CC	e	9+2 motile cilium	6/334	7/20656	1.1804546760801368e-10	6	6	4.1552004598020813e-08	1767, 1770, 7802, 8701, 83538, 221421
GO:0030286	CC	e	dynein complex	8/334	25/20656	3.658729512215192e-09	3	8	1.0732273235831232e-06	1767, 1770, 7802, 8701, 55567, 146754, 196385, 201625
GO:0036064	CC	e	ciliary basal body	15/334	153/20656	2.926990581479861e-08	3	15	7.359290604863651e-06	79841, 79989, 80129, 85478, 92565, 115811, 118491, 128344, 134121, 199221, 220004, 225689, 257177, 286207, 348807
GO:0036157	CC	e	outer dynein arm	5/334	11/20656	4.5761017310155467e-07	5	5	8.053939046587362e-05	1767, 1770, 64446, 93233, 118491
GO:0005858	CC	e	axonemal dynein complex	5/334	11/20656	4.5761017310155467e-07	4	5	8.053939046587362e-05	55567, 64446, 85478, 92749, 146754
GO:0005874	CC	e	microtubule	17/334	307/20656	1.1668405961672743e-05	6	17	0.0015797226532726176	1767, 1770, 4920, 8701, 9576, 27285, 51473, 55567, 64446, 80086, 83657, 83659, 146754, 196385, 200162, 201625, 341019
GO:0097545	CC	e	axonemal outer doublet	2/334	2/20656	0.00026068694109009256	2	2	0.028675563519910182	348807, 387885
GO:0005654	CC	p	nucleoplasm	25/334	3697/20656	5.025921035576459e-08	2	25	1.1057026278268211e-05	301, 367, 4093, 4487, 5648, 7050, 8013, 8444, 9620, 23118, 24137, 25790, 26292, 26298, 51473, 55214, 55796, 83879, 84142, 92565, 124739, 144715, 200403, 345895, 375298
GO:0005730	CC	p	nucleolus	3/334	1311/20656	1.1845253231854012e-06	5	3	0.0001895240517096642	151827, 345895, 375298
GO:0005829	CC	p	cytosol	50/334	5151/20656	9.830490290142028e-06	2	50	0.0014418052425541643	301, 367, 395, 761, 960, 1512, 1610, 2766, 4093, 4634, 5224, 5321, 5493, 5648, 5996, 6674, 6788, 8444, 8767, 8908, 9182, 9244, 9712, 9940, 10345, 10788, 23118, 23475, 24137, 26031, 51473, 55300, 79841, 81493, 81578, 83879, 84282, 91807, 92565, 92749, 117245, 122481, 123872, 158067, 160140, 192668, 200403, 286207, 374407, 375298
GO:0005634	CC	p	nucleus	55/334	5339/20656	5.082454870999039e-05	5	55	0.0063893718378273635	301, 367, 1466, 2070, 2302, 2348, 4015, 4057, 4093, 4117, 4487, 4496, 5224, 5321, 6424, 6788, 6920, 8013, 8444, 9576, 25790, 26150, 26166, 26206, 26292, 26298, 27285, 51351, 55771, 55796, 83659, 83879, 84142, 85416, 92565, 123036, 128344, 132851, 132884, 144715, 147912, 150483, 153643, 169792, 201798, 220388, 225689, 255119, 282890, 283078, 283385, 339778, 375307, 642819, 647309
GO:0005739	CC	p	mitochondrion	6/334	1271/20656	0.0002039860152786264	5	6	0.023934359126025498	33, 6583, 23593, 26292, 89876, 132671
GO:0045505	MF	e	dynein intermediate chain binding	8/334	30/20656	1.8451736005381347e-08	3	8	7.047160480613487e-05	1767, 1770, 8701, 55567, 83657, 139212, 146754, 196385
GO:0008569	MF	e	ATP-dependent microtubule motor activity, minus-end-directed	6/334	18/20656	2.6929829082633533e-07	10	6	0.00038078778322843816	1767, 1770, 8701, 55567, 146754, 196385
GO:0051959	MF	e	dynein light intermediate chain binding	6/334	27/20656	3.797562659759186e-06	3	6	0.004027315200674617	1767, 1770, 8701, 55567, 146754, 196385
GO:0001965	MF	e	G-protein alpha-subunit binding	5/334	26/20656	5.336802314786634e-05	3	5	0.0452774308386498	2149, 2150, 5996, 23566, 26166
GO:0003723	MF	p	RNA binding	2/334	1391/20656	3.322565054508952e-08	4	2	7.047160480613487e-05	55796, 255101
