## Supplementary material for "Genetic and environmental regulation of caudate nucleus transcriptome: insight into schizophrenia risk and the dopamine system": Data S6: module17_genes.csv

gene_id	gene_name
ENSG00000237491.8	RP11-206L10.9
ENSG00000272455.1	RP4-758J18.13
ENSG00000272004.1	RP11-345P4.10
ENSG00000228150.1	RP11-84A14.4
ENSG00000261349.1	RP3-465N24.5
ENSG00000238231.2	RP11-460I13.6
ENSG00000223944.1	RP5-1180C18.1
ENSG00000225333.6	RP1-144F13.4
ENSG00000236723.2	RP5-1024G6.2
ENSG00000280378.1	RP4-758J24.6
ENSG00000215883.10	CYB5RL
ENSG00000244256.3	RN7SL130P
ENSG00000237852.1	RP4-630A11.3
ENSG00000271992.1	RP11-42O15.3
ENSG00000228853.1	NEGR1-IT1
ENSG00000272864.1	RP11-17E13.2
ENSG00000057468.6	MSH4
ENSG00000233401.1	PRKAR1AP1
ENSG00000273204.1	RP4-549L20.3
ENSG00000224699.8	LAMTOR5-AS1
ENSG00000273483.1	RP4-671G15.2
ENSG00000231429.2	RP11-343N15.2
ENSG00000272150.5	NBPF25P
ENSG00000188092.14	GPR89B
ENSG00000275557.1	RP11-353N4.6
ENSG00000269489.1	RP11-98D18.17
ENSG00000212161.1	SNORD64
ENSG00000162745.10	OLFML2B
ENSG00000198929.12	NOS1AP
ENSG00000252262.1	RNA5SP61
ENSG00000271917.1	RP11-506O24.2
ENSG00000224358.1	RP11-466F5.8
ENSG00000239494.2	RN7SL333P
ENSG00000272906.1	RP11-533E19.7
ENSG00000238061.2	RP4-635A23.4
ENSG00000273004.1	GS1-279B7.2
ENSG00000273198.1	GS1-304P7.3
ENSG00000207759.1	MIR181A1
ENSG00000215817.5	ZC3H11B
ENSG00000234523.1	NDUFB1P2
ENSG00000266618.1	MIR4742
ENSG00000225656.1	RP5-858B6.1
ENSG00000252282.1	RNU6-1089P
ENSG00000251754.1	RNU6-999P
ENSG00000224830.2	OR2X1P
ENSG00000279263.1	OR2L8
ENSG00000187080.7	OR2AK2
ENSG00000224227.2	OR2L1P
ENSG00000232215.2	OR2L6P
ENSG00000197454.1	OR2L5
ENSG00000203663.3	OR2L2
ENSG00000198128.3	OR2L3
ENSG00000235688.2	AC116614.1
ENSG00000265056.1	MIR548S
ENSG00000237953.1	AC013267.1
ENSG00000238038.1	ATP6V0E1P3
ENSG00000272054.1	RP11-423P10.2
ENSG00000237522.1	NONOP2
ENSG00000162927.13	PUS10
ENSG00000204822.6	MRPL53
ENSG00000183281.14	PLGLB1
ENSG00000163126.14	ANKRD23
ENSG00000228551.1	SNRPGP9
ENSG00000279957.1	RP11-141B14.2
ENSG00000236255.1	AC009404.2
ENSG00000230251.1	PHBP4
ENSG00000271320.1	RP11-1152H14.1
ENSG00000229195.1	AC009495.4
ENSG00000238082.1	AC009948.7
ENSG00000270956.1	RP11-65L3.4
ENSG00000270277.1	RP11-65L3.2
ENSG00000279598.1	RP11-65L3.3
ENSG00000270574.1	RP11-171I2.2
ENSG00000253559.1	OSGEPL1-AS1
ENSG00000252916.1	RNU6-762P
ENSG00000223825.5	DAZAP2P1
ENSG00000212246.1	RNU6-360P
ENSG00000115657.12	ABCB6
ENSG00000072182.12	ASIC4
ENSG00000283312.1	RP11-562I5.1
ENSG00000223198.1	RNU2-22P
ENSG00000181798.2	LINC00471
ENSG00000251485.1	AC068134.10
ENSG00000131379.9	C3orf20
ENSG00000272477.1	RP11-158G18.1
ENSG00000271020.1	RP11-10C24.1
ENSG00000093217.9	XYLB
ENSG00000280739.2	EIF1B-AS1
ENSG00000199032.1	MIR425
ENSG00000114735.9	HEMK1
ENSG00000232407.3	RP11-641C17.2
ENSG00000225673.3	RP11-641C17.3
ENSG00000241587.3	RN7SL482P
ENSG00000163421.8	PROK2
ENSG00000281392.1	LINC00506
ENSG00000242836.1	MTCO3P35
ENSG00000242622.1	RP11-18H7.1
ENSG00000065485.18	PDIA5
ENSG00000276083.1	MIR7976
ENSG00000206417.8	H1FX-AS1
ENSG00000113971.18	NPHP3
ENSG00000174611.11	KY
ENSG00000242791.2	RP11-651P23.5
ENSG00000207351.1	Y_RNA
ENSG00000213139.7	CRYGS
ENSG00000231047.1	GCNT1P3
ENSG00000223117.1	RN7SKP296
ENSG00000236297.1	RP11-175P19.2
ENSG00000273009.1	RP11-352G9.1
ENSG00000236438.7	FAM157A
ENSG00000247624.6	CPEB2-AS1
ENSG00000281501.1	SEPSECS-AS1
ENSG00000250254.1	PTTG2
ENSG00000188993.3	LRRC66
ENSG00000270147.1	RP11-646I6.6
ENSG00000189157.13	FAM47E
ENSG00000249055.1	TBCAP3
ENSG00000234492.4	RPL34-AS1
ENSG00000206601.1	RNU6-431P
ENSG00000248785.1	HIGD1AP14
ENSG00000138798.11	EGF
ENSG00000223225.1	RNU6-1054P
ENSG00000273007.1	RP11-170N16.3
ENSG00000252233.1	RN7SKP253
ENSG00000279481.1	RP11-181K12.1
ENSG00000251298.1	RP11-425A23.1
ENSG00000270750.1	RP11-461L13.3
ENSG00000200350.1	RNU6-1285P
ENSG00000271817.2	U3
ENSG00000272566.1	RP11-462G22.2
ENSG00000245685.6	AF146191.4
ENSG00000251476.2	MTCO1P31
ENSG00000250037.1	RP11-480D4.4
ENSG00000279075.1	RP11-480D4.7
ENSG00000248587.7	GDNF-AS1
ENSG00000248240.1	RP11-159F24.5
ENSG00000279557.1	CTD-2210P15.3
ENSG00000249286.1	AMD1P3
ENSG00000251206.1	CTD-2187J20.1
ENSG00000244748.3	RN7SL153P
ENSG00000272040.1	CTC-366B18.4
ENSG00000189045.13	ANKDD1B
ENSG00000251023.1	RP11-549J18.1
ENSG00000227836.1	AC008850.3
ENSG00000206698.1	RNU1-73P
ENSG00000207404.1	Y_RNA
ENSG00000248350.1	CTC-470E21.1
ENSG00000249947.2	XBP1P1
ENSG00000272389.1	CTC-487M23.7
ENSG00000248445.5	SEMA6A-AS1
ENSG00000249494.5	CTB-161M19.4
ENSG00000202082.2	RNU6-290P
ENSG00000131503.20	ANKHD1
ENSG00000204961.6	PCDHA9
ENSG00000250120.6	PCDHA10
ENSG00000280047.1	CTC-463A16.1
ENSG00000253618.1	GRPEL2-AS1
ENSG00000247679.2	RP11-1277A3.1
ENSG00000253869.1	PIGFP1
ENSG00000242979.1	RPS15AP18
ENSG00000250765.6	AC138035.1
ENSG00000224843.6	LINC00240
ENSG00000272312.1	RP11-239L20.6
ENSG00000280107.1	AL022393.9
ENSG00000201555.1	Y_RNA
ENSG00000146221.9	TCTE1
ENSG00000124813.20	RUNX2
ENSG00000266579.1	RP1-71H19.2
ENSG00000217767.2	NDUFAB1P1
ENSG00000207023.1	RNU6-975P
ENSG00000260645.1	RP11-250B2.5
ENSG00000222145.1	SNORA73
ENSG00000218730.1	RP3-453I5.2
ENSG00000261366.1	MANEA-AS1
ENSG00000216977.1	RPL21P65
ENSG00000227072.1	RP3-466I7.1
ENSG00000240050.5	RP1-93H18.1
ENSG00000217648.1	RP1-95L4.4
ENSG00000202119.1	RNU6-302P
ENSG00000252615.1	Y_RNA
ENSG00000217783.2	LDHAL6FP
ENSG00000266617.1	MIR3692
ENSG00000249141.1	RP11-514O12.4
ENSG00000227436.1	FCF1P1
ENSG00000207771.1	MIR550A1
ENSG00000222741.1	RNA5SP229
ENSG00000238090.1	AC006195.2
ENSG00000226102.3	SEPT7P3
ENSG00000227113.2	RP11-460N20.4
ENSG00000272693.3	RP11-479O9.4
ENSG00000224316.1	GTF2IP5
ENSG00000259628.1	RP11-467H10.2
ENSG00000213542.3	RP11-467H10.1
ENSG00000228335.1	AC073063.10
ENSG00000272604.1	RP11-251G23.5
ENSG00000274344.1	ST7-AS2_1
ENSG00000278055.1	MESTIT1_2
ENSG00000240877.3	RN7SL521P
ENSG00000196584.2	XRCC2
ENSG00000253696.2	KBTBD11-OT1
ENSG00000270988.1	RP11-439C15.5
ENSG00000225725.4	FAM66E
ENSG00000283210.1	MIR1322
ENSG00000154316.15	TDH
ENSG00000278886.1	RP11-108A14.1
ENSG00000104611.11	SH2D4A
ENSG00000253476.1	RP11-395I14.2
ENSG00000253739.1	RNU6-323P
ENSG00000272155.1	RP11-707M3.3
ENSG00000253799.1	LINC01030
ENSG00000199667.1	Y_RNA
ENSG00000266289.1	RP11-1C8.6
ENSG00000243287.2	RPS17P14
ENSG00000283200.1	MIR1206
ENSG00000255559.1	ZNF252P-AS1
ENSG00000228115.1	RP11-165F24.5
ENSG00000215297.3	RP11-62E14.2
ENSG00000238113.6	LINC01410
ENSG00000158169.12	FANCC
ENSG00000271659.1	RP11-435O5.4
ENSG00000275465.5	RP11-569G13.3
ENSG00000197816.13	CCDC180
ENSG00000230185.4	C9orf147
ENSG00000157653.11	C9orf43
ENSG00000148200.16	NR6A1
ENSG00000228395.1	RP11-216B9.6
ENSG00000277713.1	MIR6856
ENSG00000279623.1	RP11-399C16.3
ENSG00000229656.6	RP11-462L8.1
ENSG00000272627.1	RP11-354E23.5
ENSG00000272630.1	RP11-344N10.5
ENSG00000166321.13	NUDT13
ENSG00000279814.1	RP11-399K21.12
ENSG00000207583.1	MIR606
ENSG00000268659.2	RP11-310J24.3
ENSG00000228280.1	RP11-367B6.2
ENSG00000235100.3	RP11-80H5.9
ENSG00000119969.14	HELLS
ENSG00000138161.13	CUZD1
ENSG00000235010.1	RP11-140A10.3
ENSG00000254665.1	RP11-152H18.3
ENSG00000264984.1	MIR5691
ENSG00000254791.1	FAR1-IT1
ENSG00000283341.1	RP11-472I20.4
ENSG00000231880.2	RP11-76I23.7
ENSG00000149150.8	SLC43A1
ENSG00000162194.12	LBHD1
ENSG00000269463.1	RP11-727F15.13
ENSG00000279576.1	AP000769.1
ENSG00000174483.19	BBS1
ENSG00000255306.1	RP5-901A4.1
ENSG00000246889.2	AP000487.5
ENSG00000254691.1	RP11-91P24.5
ENSG00000254698.1	RP11-659G9.3
ENSG00000254676.1	RP11-727A23.4
ENSG00000255003.1	CYCSP28
ENSG00000254731.1	CTD-2005H7.1
ENSG00000279836.1	RP11-648O15.2
ENSG00000255403.1	AP000641.1
ENSG00000222663.1	RNU4-55P
ENSG00000243353.1	RP11-667M19.1
ENSG00000256533.1	RP11-212D19.5
ENSG00000252992.1	SCARNA11
ENSG00000239726.3	RN7SL688P
ENSG00000280832.1	ST3GAL4-AS1
ENSG00000258325.2	RP4-816N1.6
ENSG00000268439.5	RP3-461F17.3
ENSG00000255776.1	VDAC2P2
ENSG00000226761.3	TAS2R46
ENSG00000261324.2	RP11-174G6.5
ENSG00000275197.1	RP11-295I5.4
ENSG00000274105.1	RP11-278C7.3
ENSG00000278475.1	RP11-19E18.2
ENSG00000275481.1	RP11-474P2.6
ENSG00000276390.1	RP1-197B17.5
ENSG00000240399.1	RP1-228P16.1
ENSG00000274797.1	RP11-407N8.5
ENSG00000273973.1	RP11-973D8.5
ENSG00000207031.1	SNORD59A
ENSG00000239335.4	LLPH-AS1
ENSG00000237766.2	GGTA2P
ENSG00000258375.2	RP11-617J18.1
ENSG00000257752.1	RP11-474L23.3
ENSG00000281333.1	RP11-900F13.3
ENSG00000271327.1	RP11-1109F11.3
ENSG00000271382.1	RP11-1060G2.2
ENSG00000257696.1	RP11-175P13.2
ENSG00000214198.8	TTC41P
ENSG00000240441.1	RP11-864J10.2
ENSG00000257624.1	RP1-128M12.3
ENSG00000277840.1	RP11-103B5.4
ENSG00000252659.1	RNU6-1088P
ENSG00000110801.13	PSMD9
ENSG00000256546.1	AC156455.1
ENSG00000226352.2	RP11-523H24.3
ENSG00000277020.4	RP11-476H16.1
ENSG00000275485.1	RP11-261P13.6
ENSG00000224429.7	LINC00539
ENSG00000222747.1	RNA5SP25
ENSG00000236953.1	ZDHHC20-IT1
ENSG00000199767.1	RNU6-78P
ENSG00000277386.1	RP11-141M1.4
ENSG00000277662.1	RP11-74J13.9
ENSG00000270381.1	RP11-290D2.5
ENSG00000277233.1	Metazoa_SRP
ENSG00000236778.7	INTS6-AS1
ENSG00000243900.3	RN7SL320P
ENSG00000206617.1	RNY1P5
ENSG00000274204.1	RP11-272L14.2
ENSG00000277246.1	RP11-153I24.4
ENSG00000265450.1	MIR4502
ENSG00000280129.1	RP11-298I3.3
ENSG00000279434.1	RP11-85K15.3
ENSG00000282308.1	DPRXP3
ENSG00000259049.1	RP11-589M4.1
ENSG00000259868.2	RP11-1012E15.2
ENSG00000151838.11	CCDC175
ENSG00000279633.1	RP11-442G21.2
ENSG00000270878.1	CTD-2302E22.5
ENSG00000280188.1	AC005477.1
ENSG00000258695.2	RP3-414A15.2
ENSG00000119725.17	ZNF410
ENSG00000270140.1	RP5-1021I20.6
ENSG00000258513.1	RP5-892G5.2
ENSG00000165555.9	NOXRED1
ENSG00000222276.1	RNU2-33P
ENSG00000283273.1	RP11-1180F24.3
ENSG00000215302.8	CTD-3092A11.1
ENSG00000261684.1	RP11-265N6.1
ENSG00000274403.1	CTD-2036P10.6
ENSG00000205771.6	CATSPER2P1
ENSG00000259467.1	NDUFAF4P1
ENSG00000276593.1	RP11-295H24.5
ENSG00000275417.1	RP11-844G16.3
ENSG00000276524.1	RP11-323F24.3
ENSG00000275343.1	RP11-323F24.4
ENSG00000207162.1	RNU6-549P
ENSG00000261423.1	RP11-1007O24.3
ENSG00000261187.1	RP11-1007O24.2
ENSG00000197978.9	GOLGA6L9
ENSG00000252690.3	SCARNA15
ENSG00000260608.1	RP11-382A20.7
ENSG00000259767.1	RP11-90B9.2
ENSG00000259511.2	UBE2Q2L
ENSG00000259570.1	RP11-671M22.4
ENSG00000259415.1	RP11-7M10.2
ENSG00000261478.1	RP11-429B14.4
ENSG00000183208.12	GDPGP1
ENSG00000261616.1	RP11-6O2.3
ENSG00000279330.1	AJ003147.11
ENSG00000140650.11	PMM2
ENSG00000280153.1	RP11-876N24.3
ENSG00000275673.1	RP11-876N24.7
ENSG00000183426.16	NPIPA1
ENSG00000214940.8	NPIPA8
ENSG00000245888.6	FLJ21408
ENSG00000240634.1	RP11-1348G14.1
ENSG00000254634.4	SMG1P6
ENSG00000196118.11	CCDC189
ENSG00000260852.1	FBXL19-AS1
ENSG00000280376.1	RP11-93O14.3
ENSG00000263276.1	RP11-96D1.10
ENSG00000260111.1	RP11-529K1.4
ENSG00000259768.5	RP5-991G20.1
ENSG00000275236.1	AC009120.11
ENSG00000276822.1	RP11-252A24.8
ENSG00000273971.1	RP11-77K12.10
ENSG00000276523.1	RP11-490B18.6
ENSG00000260511.1	RP11-556H2.2
ENSG00000280182.1	RP11-626G3.1
ENSG00000260166.1	RP11-863P13.6
ENSG00000277491.1	RP11-676J12.9
ENSG00000283301.1	MIR4520-2
ENSG00000132522.15	GPS2
ENSG00000266368.1	RP11-1096G20.5
ENSG00000266297.1	MIR744
ENSG00000280198.1	RP11-384M20.1
ENSG00000213077.5	FAM106A
ENSG00000278701.1	Metazoa_SRP
ENSG00000263531.1	RP13-753N3.1
ENSG00000278867.1	RP11-640N20.4
ENSG00000261499.2	CH17-260O16.1
ENSG00000277589.1	RP11-333J10.3
ENSG00000277579.1	CTC-268N12.3
ENSG00000176681.14	LRRC37A
ENSG00000136449.13	MYCBPAP
ENSG00000278963.1	RP11-294J22.7
ENSG00000267526.1	RP11-178C3.6
ENSG00000267416.1	CTD-2319I12.2
ENSG00000267361.1	LOC100421166
ENSG00000264853.1	RP11-16C1.2
ENSG00000261335.1	RP11-318A15.2
ENSG00000275902.1	RP13-1032I1.11
ENSG00000263006.6	ROCK1P1
ENSG00000266783.1	RP11-715F3.2
ENSG00000264596.1	RP11-678G15.1
ENSG00000242707.3	RN7SL362P
ENSG00000199357.1	Y_RNA
ENSG00000154040.20	CABYR
ENSG00000280096.1	RP11-294N21.2
ENSG00000274918.1	RP11-54G14.1
ENSG00000279074.1	RP11-322E11.3
ENSG00000279354.1	RP11-776B3.1
ENSG00000263895.1	RP11-110H1.9
ENSG00000263916.1	RP11-110H1.4
ENSG00000277310.1	RP11-699C17.1
ENSG00000267040.6	RP11-35G9.3
ENSG00000276092.1	RP11-734B5.2
ENSG00000279416.1	RP11-849I19.2
ENSG00000267655.1	CTD-2286N8.2
ENSG00000267127.7	RP11-795F19.5
ENSG00000261126.7	RP11-795F19.1
ENSG00000266909.1	SLC25A6P4
ENSG00000267852.1	CTB-133G6.2
ENSG00000270011.6	ZNF559-ZNF177
ENSG00000252060.1	RNA5SP464
ENSG00000212576.1	RNA5SP467
ENSG00000267212.1	CTD-2659N19.9
ENSG00000267783.1	CTB-55O6.10
ENSG00000279529.1	CTD-3222D19.8
ENSG00000268117.1	VN1R84P
ENSG00000267683.1	AC008991.1
ENSG00000267053.6	CTD-3162L10.1
ENSG00000268051.1	CTC-244M17.1
ENSG00000204869.8	IGFL4
ENSG00000204866.8	IGFL2
ENSG00000268583.1	CTC-453G23.8
ENSG00000269834.5	ZNF528-AS1
ENSG00000267459.1	AC006116.27
ENSG00000178935.5	ZNF552
ENSG00000269106.1	CTD-2619J13.23
ENSG00000267858.5	MZF1-AS1
ENSG00000277087.1	RP5-1116H23.6
ENSG00000201728.1	RNA5SP479
ENSG00000283443.1	RP11-462H3.2
ENSG00000250917.1	RP4-785G19.5
ENSG00000275401.1	RP4-564F22.7
ENSG00000275453.2	MIR548O2
ENSG00000231119.2	RP4-569M23.2
ENSG00000182463.15	TSHZ2
ENSG00000231125.2	AF129075.5
ENSG00000226501.2	USF1P1
ENSG00000242553.1	AP001432.14
ENSG00000237373.1	BRWD1-IT1
ENSG00000275523.1	MIR6508
ENSG00000215424.9	MCM3AP-AS1
ENSG00000239415.1	AP001469.9
ENSG00000283023.1	FRG1GP
ENSG00000273300.1	AC000068.9
ENSG00000161149.11	TUBA3FP
ENSG00000272942.1	CTA-246H3.12
ENSG00000233010.1	RPEP4
ENSG00000275818.1	MIR6818
ENSG00000199248.1	RNU6-28P
ENSG00000242251.3	RN7SL20P
ENSG00000205853.10	RFPL3S
ENSG00000207696.1	MIR659
ENSG00000228274.3	RP3-508I15.9
ENSG00000273979.1	Metazoa_SRP
ENSG00000270083.1	RP1-257I20.14
ENSG00000237037.9	NDUFA6-AS1
ENSG00000273353.1	CTA-268H5.12
ENSG00000280383.1	CTA-941F9.10
ENSG00000228459.3	LINC01546
ENSG00000226774.1	RP11-654E17.2
ENSG00000242559.3	RN7SL144P
ENSG00000237875.1	RP5-1174J21.1
ENSG00000158813.17	EDA
ENSG00000196933.5	RPS26P11
ENSG00000239577.3	RN7SL388P
ENSG00000207820.1	MIR545
ENSG00000228139.1	LINC01402
ENSG00000275070.1	Metazoa_SRP
ENSG00000099725.14	PRKY
ENSG00000267793.1	RP11-576C2.1
ENSG00000260197.1	RP11-424G14.1
