## Supplementary material for "Genetic and environmental regulation of caudate nucleus transcriptome: insight into schizophrenia risk and the dopamine system": Data S6: module18_genes.csv

gene_id	gene_name
ENSG00000187961.13	KLHL17
ENSG00000260179.1	RP5-902P8.12
ENSG00000231050.1	RP1-140A9.1
ENSG00000169885.9	CALML6
ENSG00000272449.1	RP3-395M20.12
ENSG00000226944.1	RP1-120G22.11
ENSG00000158286.12	RNF207
ENSG00000215788.9	TNFRSF25
ENSG00000274258.1	MIR6728
ENSG00000228526.5	MIR34A
ENSG00000162461.7	SLC25A34
ENSG00000237276.8	ANO7P1
ENSG00000272084.1	RP5-1126H10.2
ENSG00000237429.1	RP1-159A19.4
ENSG00000225750.1	RP11-242O24.3
ENSG00000117013.14	KCNQ4
ENSG00000235358.1	RP11-399E6.1
ENSG00000117407.16	ARTN
ENSG00000174332.5	GLIS1
ENSG00000233216.1	RP11-414C16.1
ENSG00000239794.3	RN7SL653P
ENSG00000259357.2	RP11-316M1.12
ENSG00000226520.1	KIRREL-IT1
ENSG00000185523.6	SPATA45
ENSG00000227711.3	FAM166AP4
ENSG00000225401.2	TGIF2P1
ENSG00000272195.1	RP11-156E8.1
ENSG00000238224.1	RP11-522M21.2
ENSG00000205639.9	MFSD2B
ENSG00000214465.3	SMARCE1P6
ENSG00000143994.13	ABHD1
ENSG00000278957.1	RP11-89K21.2
ENSG00000214533.3	KRT18P33
ENSG00000233205.1	AC108479.2
ENSG00000143429.10	AC027612.6
ENSG00000249715.9	FER1L5
ENSG00000277701.4	RP11-734K23.9
ENSG00000270190.1	RP11-803D5.4
ENSG00000279191.1	RP11-803D5.1
ENSG00000221288.1	MIR663B
ENSG00000230992.3	FAM201B
ENSG00000235934.1	AC007405.8
ENSG00000278524.1	MIR6810
ENSG00000272555.1	RP11-459I19.1
ENSG00000224376.1	AC017104.6
ENSG00000154252.11	GAL3ST2
ENSG00000233806.7	LINC01237
ENSG00000275340.1	FGD5P1
ENSG00000144671.10	SLC22A14
ENSG00000223916.1	RP11-353H3.1
ENSG00000271858.5	CYB561D2
ENSG00000212452.1	SNORD69
ENSG00000229806.1	RPS15P5
ENSG00000281708.1	ERC2-IT1
ENSG00000238278.3	ALG1L6P
ENSG00000272678.1	RP11-797D24.4
ENSG00000241439.1	RP11-666A20.3
ENSG00000163958.13	ZDHHC19
ENSG00000273308.1	RP11-496H1.2
ENSG00000159674.11	SPON2
ENSG00000013810.18	TACC3
ENSG00000246526.2	RP11-539L10.2
ENSG00000279859.2	RP11-539L10.4
ENSG00000282742.1	RP11-539L10.5
ENSG00000249661.1	TNRC18P1
ENSG00000273621.1	uc_338
ENSG00000164362.18	TERT
ENSG00000271043.2	MTRNR2L2
ENSG00000206958.1	SNORA70
ENSG00000247627.2	MTND4P12
ENSG00000281881.1	SPRY4-IT1
ENSG00000254295.1	CTC-308K20.2
ENSG00000249684.5	RP11-423H2.3
ENSG00000250999.1	RP11-1379J22.5
ENSG00000250900.6	CTC-338M12.6
ENSG00000188996.4	HUS1B
ENSG00000266750.1	MIR4645
ENSG00000227262.3	HCG4B
ENSG00000227766.1	HCG4P5
ENSG00000196114.3	RP3-391O22.3
ENSG00000156564.8	LRFN2
ENSG00000236075.1	RP11-121P10.1
ENSG00000124713.5	GNMT
ENSG00000272114.1	RP1-261G23.7
ENSG00000183239.5	RP5-1120P11.4
ENSG00000239316.3	RN7SL11P
ENSG00000199523.1	RNA5SP226
ENSG00000227598.1	RP1-167A14.2
ENSG00000223855.1	HRAT92
ENSG00000199023.3	MIR339
ENSG00000257607.1	RP11-449P15.1
ENSG00000224280.1	AC005014.5
ENSG00000155428.12	TRIM74
ENSG00000276178.1	Y_RNA
ENSG00000254003.1	CTB-167B5.1
ENSG00000235077.1	AC073842.19
ENSG00000264425.1	MIR4653
ENSG00000224940.8	PRRT4
ENSG00000229196.3	RP11-775D22.2
ENSG00000243018.1	RP5-1070G24.2
ENSG00000213188.3	YBX1P4
ENSG00000279852.1	RP11-91J19.2
ENSG00000253853.1	GS1-57L11.1
ENSG00000252179.1	RNA5SP255
ENSG00000279858.1	RP11-618M23.5
ENSG00000158815.10	FGF17
ENSG00000234770.1	GULOP
ENSG00000282989.1	KB-1396H2.2
ENSG00000253851.1	RP11-318M2.3
ENSG00000280035.1	RP11-10J21.2
ENSG00000260428.2	SCX
ENSG00000232600.3	TONSL-AS1
ENSG00000223621.1	AK4P4
ENSG00000230453.9	ANKRD18B
ENSG00000277049.1	5S_rRNA
ENSG00000278077.1	RP11-157L3.10
ENSG00000276135.1	FAM27E2
ENSG00000231701.1	BMS1P13
ENSG00000274100.1	RP11-12A20.13
ENSG00000228376.3	GAS2L1P2
ENSG00000280758.1	RP11-216B9.9
ENSG00000268707.1	RP11-247A12.7
ENSG00000235007.2	RP11-344B5.4
ENSG00000224988.1	RP11-409K20.7
ENSG00000273249.1	LL09NC01-251B2.3
ENSG00000213221.4	DNLZ
ENSG00000266507.1	MIR4479
ENSG00000222071.1	MIR1915
ENSG00000244356.3	RN7SL398P
ENSG00000279058.1	AGAP14P
ENSG00000165644.10	COMTD1
ENSG00000224596.7	ZMIZ1-AS1
ENSG00000231508.1	RP11-452K12.6
ENSG00000212325.1	Y_RNA
ENSG00000271434.3	RP13-238F13.3
ENSG00000230306.1	BANF1P2
ENSG00000171772.15	SYCE1
ENSG00000254815.5	RP11-496I9.1
ENSG00000250397.2	RP11-1391J7.1
ENSG00000255410.1	RP11-732A19.6
ENSG00000157613.10	CREB3L1
ENSG00000265566.2	RN7SL605P
ENSG00000274986.1	MIR6750
ENSG00000239553.3	RN7SL12P
ENSG00000231793.4	DOC2GP
ENSG00000254997.3	KRTAP5-9
ENSG00000255234.5	RP11-727A23.10
ENSG00000254990.5	RP11-108O10.2
ENSG00000278945.1	AP000770.2
ENSG00000254740.2	RP11-334E6.3
ENSG00000254905.1	RP11-712L6.7
ENSG00000254703.2	SENCR
ENSG00000279497.1	RP11-654C20.1
ENSG00000254896.1	OPCML-IT1
ENSG00000139044.10	B4GALNT3
ENSG00000256902.1	IQSEC3P1
ENSG00000234589.4	RP11-253E3.1
ENSG00000111664.10	GNB3
ENSG00000226091.7	LINC00937
ENSG00000121335.11	PRB2
ENSG00000270273.1	RP11-242C24.3
ENSG00000274017.1	Metazoa_SRP
ENSG00000214511.3	HIGD1C
ENSG00000135502.17	SLC26A10
ENSG00000257342.1	RP11-571M6.7
ENSG00000250280.2	RP11-305O6.3
ENSG00000111249.13	CUX2
ENSG00000251536.2	RP11-572C21.1
ENSG00000276693.1	RP13-977J11.9
ENSG00000229715.4	EEF1DP3
ENSG00000235875.3	ARHGEF7-AS2
ENSG00000225766.8	DHRS4L1
ENSG00000213903.8	LTB4R
ENSG00000258536.1	RP11-1053O12.1
ENSG00000280073.1	CTD-2525P14.5
ENSG00000258944.1	RP4-647C14.3
ENSG00000259138.1	RP11-950C14.7
ENSG00000258749.1	RP11-688G15.3
ENSG00000259031.1	CTD-2062F14.3
ENSG00000207762.1	MIR329-2
ENSG00000199107.3	MIR409
ENSG00000199012.2	MIR412
ENSG00000199092.4	MIR410
ENSG00000223403.3	MEG9
ENSG00000259023.2	LINC00524
ENSG00000260285.1	RP11-600F24.7
ENSG00000258430.1	RP11-982M15.2
ENSG00000200398.1	SNORD115-24
ENSG00000200801.1	SNORD115-28
ENSG00000266517.1	MIR4715
ENSG00000261628.1	RP11-540B6.3
ENSG00000279092.1	RP11-1H8.5
ENSG00000251161.3	RP11-540O11.1
ENSG00000276772.1	CTD-2515H24.2
ENSG00000265967.1	AC100830.4
ENSG00000249240.2	AC069368.3
ENSG00000174498.13	IGDCC3
ENSG00000275411.1	MIR6882
ENSG00000274376.4	ADAMTS7P1
ENSG00000276710.4	CSPG4P10
ENSG00000259637.1	DNM1P38
ENSG00000235370.6	DNM1P51
ENSG00000279980.1	GABARAPL3
ENSG00000258725.1	PRC1-AS1
ENSG00000252957.1	RNA5SP402
ENSG00000259755.1	RP11-505E24.2
ENSG00000226942.2	IL9RP3
ENSG00000127578.6	WFIKKN1
ENSG00000277010.1	RP11-616M22.12
ENSG00000280231.1	LA16c-380F5.3
ENSG00000280327.1	LA16c-313F4.1
ENSG00000162068.1	NTN3
ENSG00000205923.3	CEMP1
ENSG00000266232.1	MIR3178
ENSG00000127564.16	PKMYT1
ENSG00000213937.3	CLDN9
ENSG00000262712.1	RP11-295D4.1
ENSG00000260310.1	RP11-27M24.2
ENSG00000262488.1	RP11-876N24.1
ENSG00000233024.7	RP11-1212A22.4
ENSG00000260395.1	CTD-2649C14.1
ENSG00000259782.2	CTD-2270L9.2
ENSG00000275807.1	RP11-1348G14.8
ENSG00000279583.1	RP11-368N21.5
ENSG00000180096.11	SEPT1
ENSG00000279196.1	RP11-1072A3.3
ENSG00000279889.1	RP11-451N19.3
ENSG00000244043.1	RPS27P27
ENSG00000172828.12	CES3
ENSG00000207948.3	MIR328
ENSG00000208017.3	MIR140
ENSG00000255185.5	PDXDC2P
ENSG00000279569.1	RP11-394B2.1
ENSG00000263666.1	SNORA70D
ENSG00000135702.14	CHST5
ENSG00000260014.1	LSM3P5
ENSG00000261286.1	RP11-517C16.2
ENSG00000260417.1	CTD-2542L18.1
ENSG00000260456.6	C16orf95
ENSG00000179588.8	ZFPM1
ENSG00000259813.1	RP5-1142A6.5
ENSG00000268218.1	AC137932.4
ENSG00000261373.1	VPS9D1-AS1
ENSG00000267048.1	RP11-566K11.7
ENSG00000275084.3	SNORD91B
ENSG00000262943.7	ALOX12P2
ENSG00000141505.11	ASGR1
ENSG00000279812.1	CTD-2545G14.4
ENSG00000226981.2	ABHD17AP6
ENSG00000264007.1	RP11-68I3.10
ENSG00000222679.1	RNU6-1267P
ENSG00000241631.3	RN7SL316P
ENSG00000255987.1	TOMM20P2
ENSG00000279199.1	RP11-749I16.3
ENSG00000274621.1	MIR6867
ENSG00000184451.5	CCR10
ENSG00000267121.5	CTD-2020K17.1
ENSG00000185829.16	ARL17A
ENSG00000267280.5	TBX2-AS1
ENSG00000265800.1	RP11-649A18.5
ENSG00000267546.2	RP11-666A8.8
ENSG00000267065.2	CTD-2246P4.1
ENSG00000211563.4	MIR3065
ENSG00000276101.1	RP11-455O6.8
ENSG00000260011.2	RP13-20L14.1
ENSG00000175711.8	B3GNTL1
ENSG00000199204.1	Y_RNA
ENSG00000266276.3	MIR4743
ENSG00000266844.1	RP11-862L9.3
ENSG00000099866.14	MADCAM1
ENSG00000070388.11	FGF22
ENSG00000275162.1	LLNLR-260G6.1
ENSG00000064687.12	ABCA7
ENSG00000267778.1	AC004221.2
ENSG00000185761.10	ADAMTSL5
ENSG00000104899.6	AMH
ENSG00000267385.1	CTB-50L17.14
ENSG00000280394.1	CTC-503J8.8
ENSG00000269444.1	CTB-180A7.6
ENSG00000277825.1	CTD-2013N17.7
ENSG00000105650.21	PDE4C
ENSG00000105717.13	PBX4
ENSG00000142279.12	WTIP
ENSG00000268751.1	SCGB1B2P
ENSG00000275132.1	RN7SL663P
ENSG00000128011.4	LRFN1
ENSG00000176472.10	ZNF575
ENSG00000186567.12	CEACAM19
ENSG00000170684.8	ZNF296
ENSG00000105464.3	GRIN2D
ENSG00000268677.1	CTB-33G10.6
ENSG00000269388.1	AC018755.16
ENSG00000227407.1	AC008746.3
ENSG00000267265.5	CTC-550B14.7
ENSG00000088053.11	GP6
ENSG00000180089.5	TMEM86B
ENSG00000276570.1	CTD-2587H24.14
ENSG00000269275.1	CTD-2105E13.15
ENSG00000179954.15	SSC5D
ENSG00000235974.1	VN2R19P
ENSG00000273555.1	MIR6812
ENSG00000273154.3	RP4-583P15.15
ENSG00000275842.1	MIR941-5
ENSG00000274727.1	RP11-476I15.6
ENSG00000255568.3	BRWD1-AS2
ENSG00000279560.1	AC007326.1
ENSG00000260924.2	LINC01311
ENSG00000244486.8	SCARF2
ENSG00000237476.1	XXbac-B135H6.15
ENSG00000235271.5	LINC01422
ENSG00000241360.1	PDXP
ENSG00000279738.1	RP5-1014D13.2
ENSG00000225450.1	RP3-508I15.14
ENSG00000100197.20	CYP2D6
ENSG00000232710.1	RP4-669P10.16
ENSG00000205702.10	CYP2D7
ENSG00000280434.1	RP4-671O14.6
ENSG00000279642.1	RP5-1033E15.3
ENSG00000273287.2	CTA-268H5.14
ENSG00000073146.15	MOV10L1
ENSG00000252291.1	SNORA31
ENSG00000271286.1	LL0XNC01-39B3.1
ENSG00000126759.12	CFP
ENSG00000147144.12	CCDC120
ENSG00000187690.3	CXorf67
ENSG00000282933.1	RHOXF1P3
ENSG00000241489.7	AF011889.5
ENSG00000251705.1	RNA5-8SP6
ENSG00000210077.1	MT-TV
