## Supplementary material for "Genetic and environmental regulation of caudate nucleus transcriptome: insight into schizophrenia risk and the dopamine system": Data S6: module19_genes.csv

gene_id	gene_name
ENSG00000251562.7	MALAT1
ENSG00000274012.1	RN7SL2
ENSG00000281508.1	CDR1-AS
ENSG00000211459.2	MT-RNR1
ENSG00000210082.2	MT-RNR2
ENSG00000198888.2	MT-ND1
ENSG00000198763.3	MT-ND2
ENSG00000210117.1	MT-TW
ENSG00000198804.2	MT-CO1
ENSG00000198712.1	MT-CO2
ENSG00000228253.1	MT-ATP8
ENSG00000198899.2	MT-ATP6
ENSG00000198938.2	MT-CO3
ENSG00000198840.2	MT-ND3
ENSG00000212907.2	MT-ND4L
ENSG00000198886.2	MT-ND4
ENSG00000198786.2	MT-ND5
ENSG00000198727.2	MT-CYB
ENSG00000210196.2	MT-TP
