## Supplementary material for "Genetic and environmental regulation of caudate nucleus transcriptome: insight into schizophrenia risk and the dopamine system": Data S6: module19_go_enrichment.tsv

# GO	NS	enrichment	name	ratio_in_study	ratio_in_pop	p_uncorrected	depth	study_count	p_fdr_bh	study_items
GO:0006120	BP	e	mitochondrial electron transport, NADH to ubiquinone	6/14	49/20656	3.8401194258081656e-13	6	6	4.077668594497776e-09	4535, 4536, 4537, 4538, 4539, 4540
GO:0015990	BP	e	electron transport coupled proton transport	4/14	5/20656	6.597635457483661e-13	10	4	4.077668594497776e-09	4512, 4519, 4538, 4540
GO:0032981	BP	e	mitochondrial respiratory chain complex I assembly	5/14	65/20656	5.165645743678004e-10	8	5	2.1284182345867936e-06	4535, 4536, 4537, 4538, 4540
GO:0009060	BP	e	aerobic respiration	4/14	32/20656	4.6956235703874695e-09	6	4	1.4510650738389877e-05	4512, 4514, 4535, 4538
GO:0006123	BP	e	mitochondrial electron transport, cytochrome c to oxygen	3/14	21/20656	3.2726913813817277e-07	8	3	0.0008090747633051908	4512, 4513, 4514
GO:0005743	CC	e	mitochondrial inner membrane	11/14	403/20656	4.703677110782106e-17	5	11	8.278471714976507e-14	4508, 4509, 4512, 4513, 4514, 4519, 4535, 4536, 4537, 4538, 4540
GO:0005747	CC	e	mitochondrial respiratory chain complex I	6/14	50/20656	4.3623208075193826e-13	6	6	3.838842310617057e-10	4535, 4536, 4537, 4538, 4539, 4540
GO:0045277	CC	e	respiratory chain complex IV	3/14	9/20656	2.076898105065296e-08	4	3	1.2184468883049738e-05	4512, 4513, 4514
GO:0030964	CC	e	NADH dehydrogenase complex	2/14	2/20656	4.2657948318133395e-07	4	2	0.00018769497259978695	4537, 4539
GO:0016021	CC	e	integral component of membrane	11/14	3661/20656	1.1475699043940492e-06	3	11	0.0004039446063467053	4508, 4509, 4512, 4513, 4514, 4535, 4536, 4537, 4538, 4539, 4540
GO:0005750	CC	e	mitochondrial respiratory chain complex III	2/14	14/20656	3.8638699002027665e-05	5	2	0.011334018373928115	4512, 4519
GO:0005753	CC	e	mitochondrial proton-transporting ATP synthase complex	2/14	18/20656	6.48633904023298e-05	5	2	0.016308509586871495	4508, 4509
GO:0008137	MF	e	NADH dehydrogenase (ubiquinone) activity	6/14	46/20656	2.5748059369406476e-13	6	6	1.0922326784502227e-09	4535, 4536, 4537, 4538, 4539, 4540
GO:0004129	MF	e	cytochrome-c oxidase activity	3/14	28/20656	8.038636283978987e-07	8	3	0.0017049947558319433	4512, 4513, 4514
