## Supplementary material for "Genetic and environmental regulation of caudate nucleus transcriptome: insight into schizophrenia risk and the dopamine system": Data S6: module_enrichment.csv

module_id	n_genes	gwas_or	gwas_p	gwas_fdr_bh	twas_or	twas_p	twas_fdr_bh	de_or	de_p	de_fdr_bh
0	4917	1.2662841434921819	0.001428193317205013	0.02856386634410026	1.5014198947539235	0.00018850922992569825	0.001602372552247341	2.5694076663606427	6.46666241031916e-92	6.46666241031916e-91
1	2877	0.7783691395313176	0.01728461611210355	0.057615387040345176	0.5794618238625269	0.0018507316076068405	0.006169105358689468	0.24638024466065983	5.58159632276886e-53	3.721064215179241e-52
2	2288	0.8991500243651057	0.36073053505598424	0.5153293357942632	1.3151953192221648	0.07107350407845843	0.17768376019614607	0.8593656621766291	0.04910686524068395	0.057772782636098766
3	1949	1.1890482802604958	0.11772596976487912	0.19620994960813187	1.6760042558573842	0.0007492228299990592	0.0029968913199962368	1.7841564780737322	5.95973244156407e-17	1.191946488312814e-16
4	1891	1.2160908499068142	0.07796488488560742	0.14175433615564983	1.733133770835732	0.00032047451044946824	0.001602372552247341	0.910389173998045	0.2657708795405566	0.27975882056900697
5	1869	1.3209075021248013	0.01101799465614051	0.04407197862456204	0.8102711847372741	0.3229907926778394	0.5383179877963991	0.5484288803743533	1.043910194578495e-10	1.7398503242974916e-10
6	1285	0.7207040586705843	0.041116329626495356	0.08223265925299071	0.8033140115589171	0.39277613470022055	0.561108763857458	2.171390495228576	4.011151123108682e-22	1.3370503743695606e-21
7	1095	1.0394403078812577	0.761506148050124	0.8015854190001305	0.6903587213485456	0.20288956198307717	0.450865693295727	0.20241817987989055	2.688645943002558e-24	1.0754583772010231e-23
8	1024	0.6829964147596913	0.040965884270070856	0.08223265925299071	0.2572608900492323	0.0002912799642949663	0.001602372552247341	0.3181407126062579	1.8801315401637633e-15	3.418420982115933e-15
9	1020	0.6624541377904607	0.02743645772679222	0.07838987921940635	0.20600929067966922	6.576054811753322e-05	0.0013152109623506643	0.1824056402644102	1.948497715098149e-24	9.742488575490744e-24
10	978	0.8919544869207557	0.5743236091781933	0.6756748343272861	0.7199067578465923	0.2735637606734984	0.5383179877963991	0.2474396093513677	7.13811192452412e-19	1.7845279811310298e-18
11	887	0.5813063230342642	0.008912071085567321	0.04407197862456204	0.7339477203647417	0.3692498361910292	0.561108763857458	0.23253378996397614	4.2006085044340064e-18	9.334685565408903e-18
12	884	1.1090095464108898	0.5007329020291721	0.6259161275364651	1.0609740670461734	0.797190797843439	0.8857675531593767	0.43930993670420054	9.457375175735139e-09	1.3510535965335913e-08
13	795	0.5346805130834448	0.004477786718308035	0.03834345144597406	0.4720277851990382	0.04235399357881263	0.12101141022517894	1.1224082840138876	0.30801219899203613	0.30801219899203613
14	721	1.1343537414965987	0.4571193248160045	0.6094924330880059	1.0713802149445715	0.7765379591054933	0.8857675531593767	7.223223440093741	3.437122109311623e-116	6.874244218623246e-115
15	689	1.5703627893845284	0.005751517716896109	0.03834345144597406	0.8732127087913121	0.7730396640941349	0.8857675531593767	0.11592136854741897	6.615419235494737e-21	1.890119781569925e-20
16	520	0.5630606142973634	0.037867540020958004	0.08223265925299071	0.6256907432233594	0.31902861790792314	0.5383179877963991	0.48685709522354054	8.455929258861846e-05	0.00010569911573577306
17	476	0.8685694137157426	0.649069299967616	0.7211881110751288	0.8031107619795758	0.7283968472765887	0.8857675531593767	0.24859758380571037	1.0506192214458783e-09	1.6163372637628897e-09
18	329	1.363791325273592	0.21646554423901485	0.33302391421386895	1.003135000130083	1.0	1.0	0.36653163598731303	6.086229706354175e-05	8.114972941805567e-05
19	19	0.0	1.0	1.0	0.0	1.0	1.0	0.0	0.24996626387731874	0.2777402931970208
