## Supplementary material for "Genetic and environmental regulation of caudate nucleus transcriptome: insight into schizophrenia risk and the dopamine system": Data S6: module_enrichment_excluding_mhc_region.csv

module_id	n_genes	gwas_or	gwas_p	gwas_fdr_bh	twas_or	twas_p	twas_fdr_bh	de_or	de_p	de_fdr_bh
0	4917	1.3247966515731509	0.00044477711364610586	0.008895542272922117	1.5354375580089699	0.00018033953677710956	0.0023963807887724706	2.5510127817415555	7.972072424666962e-90	7.972072424666962e-89
1	2877	0.8704925756657204	0.22544792642043837	0.375746544034064	0.6230779559111248	0.010215950970151107	0.029188431343288877	0.2466579472705996	7.371442707631424e-53	4.91429513842095e-52
2	2288	1.0479807617314443	0.6828715552314921	0.9515267488687535	1.470730357109347	0.012428792661417446	0.031071981653543614	0.859727544096838	0.049023293429013584	0.05767446285766304
3	1949	1.0122801943439437	0.8995406185597308	0.9994895761774786	1.6663891663891663	0.0014734330607743262	0.005893732243097305	1.7914596003106527	5.2861824590461754e-17	1.0572364918092351e-16
4	1891	1.2734294855905088	0.041003263870010534	0.1171521824857444	1.7883474028247595	0.0003159651810319493	0.0023963807887724706	0.9101121269622219	0.2644619131185314	0.27838096117740146
5	1869	1.0486633419498348	0.6987165192814062	0.9515267488687535	0.5382327952421411	0.009989254682518635	0.029188431343288877	0.5590471931755642	4.705379520880415e-10	7.842299201467358e-10
6	1285	0.6461810197255003	0.01729656843893128	0.08201082133372752	0.698768864177919	0.21366902829554174	0.3884891423555304	2.179576086956522	3.0041321809888605e-22	1.0013773936629536e-21
7	1095	1.034995007089725	0.8043556427567178	0.9994895761774786	0.7118580493702948	0.273253775031167	0.45542295838527835	0.20375941799696548	3.620709723104072e-24	1.4482838892416287e-23
8	1024	0.6279865240049215	0.02612427401471508	0.0870809133823836	0.2858718632227227	0.0014691628951377866	0.005893732243097305	0.32012462684199955	3.543819840961639e-15	6.443308801748434e-15
9	1020	0.7381091428200636	0.1250445772153408	0.30342858087628444	0.2276985314643712	0.00035945711831587054	0.0023963807887724706	0.18256105214037835	2.849244318245e-24	1.4246221591225e-23
10	978	0.9520015590608951	0.8618480803146933	0.9994895761774786	0.7351705224045649	0.3685101336351323	0.5669386671309727	0.2482276585525986	9.89923369865191e-19	2.474808424662977e-18
11	887	0.571362819606457	0.013425309167164338	0.08201082133372752	0.8149432868391268	0.5907781773584859	0.7384727216981074	0.23337778251902425	5.870877936665304e-18	1.3046395414811786e-17
12	884	1.0670688631337537	0.7136450616515652	0.9515267488687535	1.1114835988233336	0.6845281319033703	0.805327214003965	0.4431732242238554	1.2076810602002719e-08	1.7252586574289598e-08
13	795	0.570028091419844	0.02050270533343188	0.08201082133372752	0.4461485147635084	0.045978530282789476	0.10217451173953217	1.1245785966287731	0.3072797866205137	0.3072797866205137
14	721	1.2779141181307214	0.1887169302397257	0.3431216913449558	1.1880460234834318	0.5504980184322059	0.7339973579096079	7.211526799099873	1.1825649742939214e-115	2.3651299485878426e-114
15	689	1.2781804778138781	0.17737556235930718	0.3431216913449558	0.7085450249114319	0.44224452758990007	0.6317778965570001	0.11829205631487	2.0135498856866456e-20	5.752999673390417e-20
16	520	0.4630286171976381	0.017030624032307203	0.08201082133372752	0.46004930394431554	0.1583013758600817	0.3166027517201634	0.4710732054015636	4.3379574504861496e-05	5.783943267314866e-05
17	476	0.9783022573415586	1.0	1.0	0.8884894959661315	1.0	1.0	0.24887488748874886	1.0412363835917764e-09	1.601902128602733e-09
18	329	1.4539511862092507	0.136542861394328	0.30342858087628444	0.7346727676294599	0.8249491417274964	0.9166101574749961	0.3685123289399004	6.0558692102135814e-05	7.569836512766976e-05
19	19	0.0	1.0	1.0	0.0	1.0	1.0	0.0	0.24999699192305236	0.27777443547005815
